# Same pipelines, different answers: how evaluation design shapes EEG seizure prediction

**DOI:** 10.64898/2026.10.28.26366763

**Authors:** Zikang Song, Mangor Pedersen, Dion Henare

## Abstract

Seizure-prediction studies on scalp electroencephalography (EEG) often report accuracies that would be clinically useful, yet the score a model receives also depends on how its test data were separated from its training data. We kept five published pipelines fixed, from a spectral baseline (power spectral density with linear discriminant analysis, PSD+LDA) to a transformer, and changed only how they were evaluated on the CHB-MIT database. When whole subjects were held out in 20 repeated partitions, every pipeline scored close to the 0.5 reference (mean area under the ROC curve, AUC, 0.527–0.553), and the five pipelines differed less from one another than each varied between partitions. Within patients, PSD+LDA reached an AUC of 0.815 when windows were allocated at random but 0.572 when each preictal block was kept intact and later seizures were held out for testing. Tracing every window back to its recording showed that an index-based within-patient split had let raw EEG samples cross the train–test boundary in all ten eligible cases. Thresholds tuned to allow 1.67% false positives on validation data did not hold that rate on new subjects, and at those thresholds only 2–6% of preictal windows were detected. A zero-shot test of the baseline on the Siena database gave an AUC of 0.480. In this benchmark, the choice of evaluation changed the answer far more than the choice of architecture. We release the window manifests, partitions and predictions so that new models can be tested on the same terms. All results concern retrospective window classification, not continuous alarms.
