## Supplementary material for "Same pipelines, different answers: how evaluation design shapes EEG seizure prediction": Reproducibility archive (code, manifests and predictions): siena_strict_psd.csv

seed	chb_internal_auc	siena_pooled_auc	siena_macro_patient_auc	siena_sensitivity	siena_fpd_per_hour	siena_low_far_sensitivity	siena_low_far_fpd_per_hour
42	0.5532620746896154	0.5006585441196273	0.46043070832747585	0.1520912547528517	2.0438448566610457	0.0013419816595839856	0.0
123	0.575572844166632	0.4696954667195715	0.4770947177327201	0.1377767837172892	2.0741989881956155	0.0011183180496533215	0.050590219224283306
456	0.5562307001113698	0.43748507809179116	0.43429336902494786	0.6396779244016998	8.569983136593592	0.02236636099306643	0.5666104553119731
789	0.6015493638351856	0.4711138259188029	0.446138690333064	0.23462312681726682	3.349072512647555	0.02348467904271975	0.30354131534569984
1024	0.573475260168829	0.47357808594491085	0.48146454141758277	0.05435025721315142	0.9207419898819562	0.0020129724893759786	0.020236087689713324
2025	0.49525707348274983	0.4826226953313144	0.47907707821486495	0.07492730932677254	1.1534569983136593	0.0	0.0
3141	0.5069606396149999	0.43787969537996974	0.458557127131725	0.0820845448445538	1.8111298482293423	0.0011183180496533215	0.020236087689713324
4096	0.4892061020236762	0.46645102426995333	0.5132050333830758	0.040035786177588906	0.9915682967959528	0.00044732721986132855	0.04047217537942665
5555	0.6132485548016057	0.4750060630565424	0.44936569264154463	0.08387385372399911	1.3052276559865092	0.0008946544397226571	0.04047217537942665
6174	0.6337508037958384	0.4950702541354194	0.4920374306660435	0.22701856407962426	2.833052276559865	0.028628942071125027	0.4957841483979764
7077	0.4728471881255429	0.4636703160672318	0.4522134568957262	0.14672332811451577	2.2765598650927488	0.002236636099306643	0.050590219224283306
8192	0.4815178075357455	0.48368802056950866	0.4793499979949856	0.253187206441512	3.0050590219224285	0.03220755983001566	0.6374367622259697
9001	0.5350375023399525	0.5246793746320205	0.5154492648383987	0.15745918139118764	1.3052276559865092	0.031089241780362334	0.4755480607082631
9999	0.4318044492102397	0.47394366090937173	0.47838118543988334	0.17311563408633415	2.4991568296795954	0.0062625810780586	0.1618887015177066
11111	0.6006165379073498	0.4766047109666455	0.4899626849183893	0.20487586669648847	2.6711635750421587	0.004025944978751957	0.25295109612141653
12345	0.5732736118619199	0.5057946979277737	0.48156707621565514	0.24021471706553343	2.691399662731872	0.023932006262581077	0.33389544688026984
13579	0.4163316228293368	0.49664994910049887	0.518072275791049	0.062625810780586	0.8296795952782462	0.0	0.0
14142	0.5566339831456648	0.5135584276863112	0.48290699237517304	0.42317154998881684	4.866779089376054	0.0020129724893759786	0.0809443507588533
15926	0.5078099483924116	0.4843112990103357	0.4532856742548836	0.37038693804518	4.623946037099494	0.07940058152538582	1.1433389544688028
16384	0.3661958174163873	0.47731964245504954	0.4940718938964389	0.13732945649742787	2.175379426644182	0.0029076269290986357	0.09106239460370995
