## Supplementary material for "Same pipelines, different answers: how evaluation design shapes EEG seizure prediction": Reproducibility archive (code, manifests and predictions): strict_low_far_per_seed.csv

x	model_index	model	seed	window_sensitivity	fpd_per_hour
0.867	1	PSD+LDA	1024	0.0182712579058327	0.1911902530459231
0.881	1	PSD+LDA	11111	0.0226712666338097	0.1987261146496815
0.895	1	PSD+LDA	123	0.0051513200257566	0.1911148365465213
0.909	1	PSD+LDA	12345	0.0226086956521739	0.1960923623445825
0.923	1	PSD+LDA	13579	0.0113468179575727	0.1889763779527559
0.937	1	PSD+LDA	14142	0.0067681895093062	0.1954397394136807
0.951	1	PSD+LDA	15926	0.0040268456375838	0.1992779783393501
0.965	1	PSD+LDA	16384	0.0117574257425742	0.1984251968503937
0.979	1	PSD+LDA	2025	0.041427660930529	0.1938958707360862
0.993	1	PSD+LDA	3141	0.0222788033099936	0.1978021978021978
1.007	1	PSD+LDA	4096	0.0207166853303471	0.1875
1.021	1	PSD+LDA	42	0.0241327300150829	0.196238757154538
1.035	1	PSD+LDA	456	0.0128012048192771	0.1953781512605042
1.049	1	PSD+LDA	5555	0.0417028670721112	0.1906274821286735
1.063	1	PSD+LDA	6174	0.0114170584284754	0.196238757154538
1.077	1	PSD+LDA	7077	0.0142387732749178	0.196551724137931
1.091	1	PSD+LDA	789	0.0373952288845905	0.1960517358747447
1.105	1	PSD+LDA	8192	0.0059800664451827	0.1945392491467576
1.119	1	PSD+LDA	9001	0.041002277904328	0.1994459833795014
1.133	1	PSD+LDA	9999	0.0009765625	0.196078431372549
1.867	2	EEGNet	1024	0.0491918482080112	0.1911902530459231
1.881	2	EEGNet	11111	0.0359783144406111	0.1987261146496815
1.895	2	EEGNet	123	0.0032195750160978	0.1911148365465213
1.909	2	EEGNet	12345	0.0017391304347826	0.1960923623445825
1.923	2	EEGNet	13579	0.0172668968919585	0.1889763779527559
1.937	2	EEGNet	14142	0.0016920473773265	0.1954397394136807
1.951	2	EEGNet	15926	0.0322147651006711	0.1992779783393501
1.965	2	EEGNet	16384	0.0061881188118811	0.1984251968503937
1.979	2	EEGNet	2025	0.0509878903760356	0.1938958707360862
1.993	2	EEGNet	3141	0.0184595798854232	0.1978021978021978
2.007	2	EEGNet	4096	0.0279955207166853	0.1875
2.021	2	EEGNet	42	0.030920060331825	0.196238757154538
2.035	2	EEGNet	456	0.0105421686746987	0.1953781512605042
2.049	2	EEGNet	5555	0.0147697654213727	0.1906274821286735
2.063	2	EEGNet	6174	0.0214909335124244	0.196238757154538
2.077	2	EEGNet	7077	0.0208105147864184	0.196551724137931
2.091	2	EEGNet	789	0.0393294648613797	0.1960517358747447
2.105	2	EEGNet	8192	0.0	0.1945392491467576
2.119	2	EEGNet	9001	0.0136674259681093	0.1994459833795014
2.133	2	EEGNet	9999	0.0576171875	0.196078431372549
2.867	3	TCN	1024	0.0477863668306394	0.1911902530459231
2.881	3	TCN	11111	0.0192212912764908	0.1987261146496815
2.895	3	TCN	123	0.0057952350289761	0.1911148365465213
2.909	3	TCN	12345	0.0113043478260869	0.1960923623445825
2.923	3	TCN	13579	0.0177602368031573	0.1889763779527559
2.937	3	TCN	14142	0.0008460236886632	0.1954397394136807
2.951	3	TCN	15926	0.0120805369127516	0.1992779783393501
2.965	3	TCN	16384	0.0204207920792079	0.1984251968503937
2.979	3	TCN	2025	0.0497131931166348	0.1938958707360862
2.993	3	TCN	3141	0.0534691279439847	0.1978021978021978
3.007	3	TCN	4096	0.0218365061590145	0.1875
3.021	3	TCN	42	0.0346907993966817	0.196238757154538
3.035	3	TCN	456	0.029367469879518	0.1953781512605042
3.049	3	TCN	5555	0.0599478714161598	0.1906274821286735
3.063	3	TCN	6174	0.012760241773002	0.196238757154538
3.077	3	TCN	7077	0.0230010952902519	0.196551724137931
3.091	3	TCN	789	0.0270793036750483	0.1960517358747447
3.105	3	TCN	8192	0.0079734219269102	0.1945392491467576
3.119	3	TCN	9001	0.0053151100987091	0.1994459833795014
3.133	3	TCN	9999	0.0341796875	0.196078431372549
3.867	4	1D-CNN	1024	0.0836261419536191	0.1911902530459231
3.881	4	1D-CNN	11111	0.0616067028092656	0.1987261146496815
3.895	4	1D-CNN	123	0.0051513200257566	0.1911148365465213
3.909	4	1D-CNN	12345	0.0234782608695652	0.1960923623445825
3.923	4	1D-CNN	13579	0.0197335964479526	0.1889763779527559
3.937	4	1D-CNN	14142	0.0	0.1954397394136807
3.951	4	1D-CNN	15926	0.0	0.1992779783393501
3.965	4	1D-CNN	16384	0.0117574257425742	0.1984251968503937
3.979	4	1D-CNN	2025	0.034416826003824	0.1938958707360862
3.993	4	1D-CNN	3141	0.0642902609802673	0.1978021978021978
4.007	4	1D-CNN	4096	0.0699888017917133	0.1875
4.021	4	1D-CNN	42	0.0452488687782805	0.196238757154538
4.035	4	1D-CNN	456	0.0436746987951807	0.1953781512605042
4.049	4	1D-CNN	5555	0.0469157254561251	0.1906274821286735
4.063	4	1D-CNN	6174	0.0275352585627938	0.196238757154538
4.077	4	1D-CNN	7077	0.0317634173055859	0.196551724137931
4.091	4	1D-CNN	789	0.0722114764667956	0.1960517358747447
4.105	4	1D-CNN	8192	0.0026578073089701	0.1945392491467576
4.119	4	1D-CNN	9001	0.0121488230827638	0.1994459833795014
4.133	4	1D-CNN	9999	0.0078125	0.196078431372549
4.867	5	EEG-Conformer	1024	0.0477863668306394	0.1911902530459231
4.881	5	EEG-Conformer	11111	0.0271069492360768	0.1987261146496815
4.895	5	EEG-Conformer	123	0.0006439150032195	0.1911148365465213
4.909	5	EEG-Conformer	12345	0.0069565217391304	0.1960923623445825
4.923	5	EEG-Conformer	13579	0.0522940305870744	0.1889763779527559
4.937	5	EEG-Conformer	14142	0.0008460236886632	0.1954397394136807
4.951	5	EEG-Conformer	15926	0.0	0.1992779783393501
4.965	5	EEG-Conformer	16384	0.0136138613861386	0.1984251968503937
4.979	5	EEG-Conformer	2025	0.0325047801147227	0.1938958707360862
4.993	5	EEG-Conformer	3141	0.008274984086569	0.1978021978021978
5.007	5	EEG-Conformer	4096	0.0139977603583426	0.1875
5.021	5	EEG-Conformer	42	0.0165912518853695	0.196238757154538
5.035	5	EEG-Conformer	456	0.0090361445783132	0.1953781512605042
5.049	5	EEG-Conformer	5555	0.0408340573414422	0.1906274821286735
5.063	5	EEG-Conformer	6174	0.0053727333781061	0.196238757154538
5.077	5	EEG-Conformer	7077	0.0197152245345016	0.196551724137931
5.091	5	EEG-Conformer	789	0.0644745325596389	0.1960517358747447
5.105	5	EEG-Conformer	8192	0.0059800664451827	0.1945392491467576
5.119	5	EEG-Conformer	9001	0.0113895216400911	0.1994459833795014
5.133	5	EEG-Conformer	9999	0.009765625	0.196078431372549
