## Supplementary material for "Same pipelines, different answers: how evaluation design shapes EEG seizure prediction": Reproducibility archive (code, manifests and predictions): strict_partition_manifest.csv

seed	train_patients	val_patients	test_patients	n_train_cases	n_val_cases	n_test_cases
42	chb07,chb14,chb19,chb15,chb11,chb02,chb12,chb05,chb18,chb08,chb09,chb01,chb21,chb04,chb22	chb10,chb13,chb17,chb20	chb23,chb06,chb03,chb16	15	4	4
123	chb20,chb01,chb21,chb12,chb06,chb19,chb18,chb07,chb23,chb04,chb22,chb14,chb03,chb09,chb02	chb15,chb05,chb08,chb13	chb17,chb11,chb10,chb16	15	4	4
456	chb10,chb20,chb12,chb18,chb19,chb08,chb06,chb04,chb17,chb02,chb13,chb14,chb23,chb15	chb22,chb11,chb03,chb01,chb21	chb07,chb16,chb09,chb05	14	5	4
789	chb06,chb17,chb04,chb15,chb19,chb18,chb09,chb10,chb13,chb05,chb23,chb02,chb22,chb16	chb12,chb07,chb03,chb14	chb20,chb01,chb21,chb11,chb08	14	4	5
1024	chb02,chb07,chb14,chb12,chb20,chb06,chb09,chb15,chb04,chb17,chb11,chb13,chb16,chb01,chb21	chb23,chb18,chb10,chb03	chb08,chb22,chb05,chb19	15	4	4
2025	chb20,chb11,chb15,chb02,chb04,chb10,chb07,chb12,chb01,chb21,chb17,chb06,chb16,chb03,chb18	chb13,chb09,chb08,chb23	chb22,chb05,chb19,chb14	15	4	4
3141	chb04,chb14,chb13,chb02,chb20,chb19,chb06,chb23,chb03,chb01,chb21,chb15,chb07,chb11,chb12	chb10,chb18,chb09,chb16	chb17,chb22,chb08,chb05	15	4	4
4096	chb20,chb01,chb21,chb16,chb04,chb06,chb10,chb02,chb05,chb07,chb14,chb11,chb19,chb03,chb23	chb12,chb22,chb13,chb09	chb17,chb15,chb08,chb18	15	4	4
5555	chb01,chb21,chb10,chb18,chb06,chb15,chb22,chb20,chb19,chb07,chb09,chb08,chb02,chb04,chb14	chb16,chb13,chb12,chb23	chb11,chb17,chb05,chb03	15	4	4
6174	chb03,chb17,chb15,chb11,chb20,chb06,chb10,chb09,chb02,chb14,chb05,chb23,chb07,chb12	chb04,chb22,chb18,chb19	chb08,chb01,chb21,chb13,chb16	14	4	5
7077	chb07,chb10,chb14,chb03,chb15,chb01,chb21,chb20,chb22,chb09,chb05,chb08,chb23,chb17,chb04	chb12,chb02,chb11,chb06	chb18,chb16,chb13,chb19	15	4	4
8192	chb06,chb15,chb02,chb19,chb23,chb05,chb03,chb11,chb09,chb13,chb20,chb14,chb10,chb18	chb07,chb08,chb04,chb16	chb12,chb17,chb01,chb21,chb22	14	4	5
9001	chb06,chb18,chb14,chb22,chb05,chb11,chb12,chb23,chb17,chb20,chb03,chb09,chb10,chb02	chb15,chb08,chb07,chb13	chb04,chb16,chb19,chb01,chb21	14	4	5
9999	chb23,chb09,chb19,chb14,chb17,chb13,chb11,chb18,chb10,chb07,chb05,chb03,chb06,chb04	chb08,chb16,chb15,chb01,chb21	chb20,chb22,chb02,chb12	14	5	4
11111	chb08,chb02,chb19,chb18,chb16,chb23,chb03,chb06,chb04,chb13,chb20,chb12,chb01,chb21,chb11	chb22,chb15,chb09,chb05	chb07,chb14,chb10,chb17	15	4	4
12345	chb15,chb17,chb05,chb18,chb02,chb06,chb03,chb23,chb09,chb07,chb12,chb10,chb01,chb21,chb14	chb22,chb16,chb08,chb20	chb13,chb11,chb19,chb04	15	4	4
13579	chb12,chb05,chb02,chb03,chb07,chb17,chb10,chb11,chb23,chb16,chb04,chb06,chb01,chb21,chb09	chb13,chb19,chb22,chb18	chb14,chb20,chb08,chb15	15	4	4
14142	chb11,chb17,chb01,chb21,chb13,chb08,chb15,chb10,chb19,chb20,chb02,chb22,chb12,chb05,chb03	chb06,chb18,chb09,chb04	chb07,chb16,chb14,chb23	15	4	4
15926	chb04,chb11,chb18,chb17,chb02,chb22,chb06,chb01,chb21,chb13,chb15,chb09,chb19,chb08,chb05	chb12,chb20,chb10,chb14	chb16,chb23,chb07,chb03	15	4	4
16384	chb08,chb23,chb12,chb07,chb04,chb06,chb03,chb14,chb02,chb09,chb01,chb21,chb05,chb10,chb22	chb19,chb20,chb16,chb17	chb18,chb15,chb13,chb11	15	4	4
