## Supplementary material for "Same pipelines, different answers: how evaluation design shapes EEG seizure prediction": Reproducibility archive (code, manifests and predictions): subject_balanced_per_group.csv

x	model_index	model	subject_group	mean_auc	n_test_appearances
0.874	1	PSD+LDA	chb01/chb21	0.562131595744406	4
0.886	1	PSD+LDA	chb02	0.6594950213371267	1
0.898	1	PSD+LDA	chb03	0.4767148991902477	3
0.910	1	PSD+LDA	chb04	0.36415392990021983	2
0.922	1	PSD+LDA	chb05	0.5713397129186604	5
0.934	1	PSD+LDA	chb06	0.4864125133984503	1
0.946	1	PSD+LDA	chb07	0.38316673154636116	4
0.958	1	PSD+LDA	chb08	0.6043384934230005	6
0.970	1	PSD+LDA	chb09	0.5737824518066454	1
0.982	1	PSD+LDA	chb10	0.7270169655290006	2
0.994	1	PSD+LDA	chb11	0.5100047940406387	5
1.006	1	PSD+LDA	chb12	0.3949396352427434	2
1.018	1	PSD+LDA	chb13	0.6195696138877957	4
1.030	1	PSD+LDA	chb14	0.48793493857053183	4
1.042	1	PSD+LDA	chb15	0.4366944498287782	3
1.054	1	PSD+LDA	chb16	0.6413199616939774	8
1.066	1	PSD+LDA	chb17	0.5097424347424347	6
1.078	1	PSD+LDA	chb18	0.3771097402013664	3
1.090	1	PSD+LDA	chb19	0.3522458538083538	5
1.102	1	PSD+LDA	chb20	0.3182525634765625	3
1.114	1	PSD+LDA	chb22	0.4566615008699455	5
1.126	1	PSD+LDA	chb23	0.5391128833751785	3
1.874	2	EEGNet	chb01/chb21	0.47630034911996444	4
1.886	2	EEGNet	chb02	0.4678955271060534	1
1.898	2	EEGNet	chb03	0.32537433727505133	3
1.910	2	EEGNet	chb04	0.32739435354304075	2
1.922	2	EEGNet	chb05	0.5640281100478469	5
1.934	2	EEGNet	chb06	0.5514932861949206	1
1.946	2	EEGNet	chb07	0.5174966633299967	4
1.958	2	EEGNet	chb08	0.5694259400245316	6
1.970	2	EEGNet	chb09	0.49014336917562723	1
1.982	2	EEGNet	chb10	0.5804047752525969	2
1.994	2	EEGNet	chb11	0.4797276616144853	5
2.006	2	EEGNet	chb12	0.6537374775237605	2
2.018	2	EEGNet	chb13	0.5413496436223709	4
2.030	2	EEGNet	chb14	0.46970675275760027	4
2.042	2	EEGNet	chb15	0.5103056147832267	3
2.054	2	EEGNet	chb16	0.6079019472228133	8
2.066	2	EEGNet	chb17	0.5467400092400093	6
2.078	2	EEGNet	chb18	0.7324057218626393	3
2.090	2	EEGNet	chb19	0.4584728194103194	5
2.102	2	EEGNet	chb20	0.5101420084635416	3
2.114	2	EEGNet	chb22	0.5394194658629574	5
2.126	2	EEGNet	chb23	0.49872003150691674	3
2.874	3	TCN	chb01/chb21	0.49551842118183953	4
2.886	3	TCN	chb02	0.340742057847321	1
2.898	3	TCN	chb03	0.28533378669386833	3
2.910	3	TCN	chb04	0.4270377505073567	2
2.922	3	TCN	chb05	0.6166402511961723	5
2.934	3	TCN	chb06	0.49036920397619754	1
2.946	3	TCN	chb07	0.5512549586623661	4
2.958	3	TCN	chb08	0.6888984054477012	6
2.970	3	TCN	chb09	0.6337244502567083	1
2.982	3	TCN	chb10	0.5475083897602298	2
2.994	3	TCN	chb11	0.5590238595714865	5
3.006	3	TCN	chb12	0.563490024830893	2
3.018	3	TCN	chb13	0.6142540119812847	4
3.030	3	TCN	chb14	0.4495605775266792	4
3.042	3	TCN	chb15	0.5517425857724365	3
3.054	3	TCN	chb16	0.6073499680783145	8
3.066	3	TCN	chb17	0.4372054747054747	6
3.078	3	TCN	chb18	0.5276682173678534	3
3.090	3	TCN	chb19	0.3648648648648648	5
3.102	3	TCN	chb20	0.2623545328776042	3
3.114	3	TCN	chb22	0.6240352161553162	5
3.126	3	TCN	chb23	0.682875498449269	3
3.874	4	1D-CNN	chb01/chb21	0.46763598493951775	4
3.886	4	1D-CNN	chb02	0.7036115062430852	1
3.898	4	1D-CNN	chb03	0.3088046393894745	3
3.910	4	1D-CNN	chb04	0.5366241491205817	2
3.922	4	1D-CNN	chb05	0.6194400418660286	5
3.934	4	1D-CNN	chb06	0.5213178645333719	1
3.946	4	1D-CNN	chb07	0.4146345419493568	4
3.958	4	1D-CNN	chb08	0.6983885293744448	6
3.970	4	1D-CNN	chb09	0.627827424198392	1
3.982	4	1D-CNN	chb10	0.6195014454413699	2
3.994	4	1D-CNN	chb11	0.45100306081056163	5
4.006	4	1D-CNN	chb12	0.5997516910694409	2
4.018	4	1D-CNN	chb13	0.5752410468319559	4
4.030	4	1D-CNN	chb14	0.4529167787642364	4
4.042	4	1D-CNN	chb15	0.5021205660011631	3
4.054	4	1D-CNN	chb16	0.63593317727176	8
4.066	4	1D-CNN	chb17	0.5486832986832987	6
4.078	4	1D-CNN	chb18	0.34568837648327944	3
4.090	4	1D-CNN	chb19	0.4307547604422604	5
4.102	4	1D-CNN	chb20	0.1788482666015625	3
4.114	4	1D-CNN	chb22	0.6175681457325132	5
4.126	4	1D-CNN	chb23	0.6502855314330723	3
4.874	5	EEG-Conformer	chb01/chb21	0.4962465081543157	4
4.886	5	EEG-Conformer	chb02	0.690512881302355	1
4.898	5	EEG-Conformer	chb03	0.4008021962799249	3
4.910	5	EEG-Conformer	chb04	0.4113096936834094	2
4.922	5	EEG-Conformer	chb05	0.5932446172248804	5
4.934	5	EEG-Conformer	chb06	0.45836676661458114	1
4.946	5	EEG-Conformer	chb07	0.30764792570348126	4
4.958	5	EEG-Conformer	chb08	0.6811688449012393	6
4.970	5	EEG-Conformer	chb09	0.6222452291000677	1
4.982	5	EEG-Conformer	chb10	0.5818986563466373	2
4.994	5	EEG-Conformer	chb11	0.48565659918132537	5
5.006	5	EEG-Conformer	chb12	0.664868567514342	2
5.018	5	EEG-Conformer	chb13	0.56516736630373	4
5.030	5	EEG-Conformer	chb14	0.45367455833557524	4
5.042	5	EEG-Conformer	chb15	0.5075867416165923	3
5.054	5	EEG-Conformer	chb16	0.5622140349010427	8
5.066	5	EEG-Conformer	chb17	0.5468150843150843	6
5.078	5	EEG-Conformer	chb18	0.48396766001438324	3
5.090	5	EEG-Conformer	chb19	0.36565187346437344	5
5.102	5	EEG-Conformer	chb20	0.24879964192708334	3
5.114	5	EEG-Conformer	chb22	0.6202854181918444	5
5.126	5	EEG-Conformer	chb23	0.6213508590557771	3
