## Supplementary material for "Same pipelines, different answers: how evaluation design shapes EEG seizure prediction": Reproducibility archive (code, manifests and predictions): tier2_paired.csv

x	model_index	model	patient	chronological_auc	random_auc	delta
0.883	1	PSD+LDA	chb01	0.7704248366013072	0.9341176001390508	0.1636927635377434
0.909	1	PSD+LDA	chb03	0.8355263157894736	0.9602867327856808	0.1247604169962072
0.935	1	PSD+LDA	chb06	0.6482247081712063	0.7528168220732846	0.1045921139020783
0.961	1	PSD+LDA	chb07	0.4071834992887625	0.9173032273043882	0.5101197280156257
0.987	1	PSD+LDA	chb08	0.4989010989010989	0.8043200309957381	0.3054189320946392
1.013	1	PSD+LDA	chb10	0.9392156862745098	0.8621994668719044	-0.0770162194026053
1.039	1	PSD+LDA	chb13	0.3012232415902141	0.8793791808955295	0.5781559393053154
1.065	1	PSD+LDA	chb14	0.4780092592592592	0.6513269402319357	0.1733176809726764
1.091	1	PSD+LDA	chb15	0.4201016374929418	0.7582046332046332	0.3381029957116913
1.117	1	PSD+LDA	chb22	0.7755334281650071	0.8875593542260208	0.1120259260610136
1.883	2	EEGNet	chb01	0.6883169934640523	0.8809488804522001	0.1926318869881478
1.909	2	EEGNet	chb03	0.4939692982456141	0.947036799572564	0.4530675013269499
1.935	2	EEGNet	chb06	0.48090953307393	0.5823848085620326	0.1014752754881025
1.961	2	EEGNet	chb07	0.5135135135135135	0.9170826561411656	0.403569142627652
1.987	2	EEGNet	chb08	0.4476190476190476	0.5038744672607517	0.056255419641704
2.013	2	EEGNet	chb10	0.7398692810457517	0.7173294979169954	-0.0225397831287562
2.039	2	EEGNet	chb13	0.3058103975535168	0.6369718066846526	0.3311614091311357
2.065	2	EEGNet	chb14	0.5617283950617283	0.4915031222123104	-0.0702252728494178
2.091	2	EEGNet	chb15	0.5008469791078487	0.5552027027027027	0.0543557235948539
2.117	2	EEGNet	chb22	0.8480796586059743	0.7358024691358025	-0.1122771894701718
2.883	3	TCN	chb01	0.7279411764705882	0.947615691467198	0.2196745149966098
2.909	3	TCN	chb03	0.2960526315789473	0.9855872570627128	0.6895346254837655
2.935	3	TCN	chb06	0.8009484435797665	0.8263031835421216	0.0253547399623551
2.961	3	TCN	chb07	0.5832147937411095	0.9757197585326214	0.3925049647915118
2.987	3	TCN	chb08	0.6652014652014652	0.8845021309569934	0.2193006657555282
3.013	3	TCN	chb10	0.2751633986928104	0.9258827312761998	0.6507193325833893
3.039	3	TCN	chb13	0.1551987767584098	0.8788857493270233	0.7236869725686136
3.065	3	TCN	chb14	0.5218942901234568	0.6065343443354148	0.0846400542119579
3.091	3	TCN	chb15	0.6058723884810842	0.7582722007722007	0.1523998122911165
3.117	3	TCN	chb22	0.9476529160739688	0.9153015194681862	-0.0323513966057825
3.883	4	1D-CNN	chb01	0.7871732026143791	0.9712650955615716	0.1840918929471925
3.909	4	1D-CNN	chb03	0.2384868421052631	0.9707014960261804	0.7322146539209173
3.935	4	1D-CNN	chb06	0.7210603112840467	0.8815893116741975	0.1605290003901508
3.961	4	1D-CNN	chb07	0.5277382645803699	0.9905444625029024	0.4628061979225324
3.987	4	1D-CNN	chb08	0.5296703296703296	0.9319256102285935	0.402255280558264
4.013	4	1D-CNN	chb10	0.4797385620915032	0.9672448346459755	0.4875062725544724
4.039	4	1D-CNN	chb13	0.1957186544342508	0.916296409994413	0.7205777555601622
4.065	4	1D-CNN	chb14	0.4523533950617284	0.778049732381802	0.3256963373200736
4.091	4	1D-CNN	chb15	0.5767927724449463	0.8766795366795368	0.2998867642345905
4.117	4	1D-CNN	chb22	0.984352773826458	0.9338081671415004	-0.0505446066849577
4.883	5	EEG-Conformer	chb01	0.93218954248366	0.952940789207388	0.0207512467237277
4.909	5	EEG-Conformer	chb03	0.206688596491228	0.9852157884191544	0.7785271919279264
4.935	5	EEG-Conformer	chb06	0.7862354085603113	0.8248697680696109	0.0386343595092996
4.961	5	EEG-Conformer	chb07	0.5310573731626365	0.9796552124448572	0.4485978392822207
4.987	5	EEG-Conformer	chb08	0.4652014652014652	0.9020728399845022	0.4368713747830369
5.013	5	EEG-Conformer	chb10	0.8810457516339869	0.953395159581713	0.072349407947726
5.039	5	EEG-Conformer	chb13	0.3432721712538226	0.9260423295598836	0.5827701583060612
5.065	5	EEG-Conformer	chb14	0.535300925925926	0.5958184656556645	0.0605175397297385
5.091	5	EEG-Conformer	chb15	0.5505364201016376	0.8147490347490347	0.2642126146473971
5.117	5	EEG-Conformer	chb22	0.9328591749644382	0.9191654795821462	-0.0136936953822919
