## Supplementary material for "Same pipelines, different answers: how evaluation design shapes EEG seizure prediction": Reproducibility archive (code, manifests and predictions): tier3_per_seed.csv

x	model_index	model	seed	auc	window_sensitivity	specificity	fpd_per_hour
0.867	1	PSD+LDA	1024	0.5734759187824079	0.5699226985242446	0.5520149953139644	5.375820056232427
0.881	1	PSD+LDA	11111	0.6006160670280927	0.5909314933464761	0.5509554140127388	5.388535031847133
0.895	1	PSD+LDA	123	0.5755736537831491	0.789439793947199	0.2757753562447611	8.690695725062866
0.909	1	PSD+LDA	12345	0.5732736118619199	0.2930434782608695	0.8298401420959147	2.041918294849023
0.923	1	PSD+LDA	13579	0.4163322702570418	0.2160828811050814	0.7112860892388452	3.4645669291338583
0.937	1	PSD+LDA	14142	0.5566339831456649	0.7106598984771574	0.4226384364820847	6.928338762214984
0.951	1	PSD+LDA	15926	0.5078099483924116	0.4926174496644295	0.5306859205776173	5.631768953068592
0.965	1	PSD+LDA	16384	0.3661958174163873	0.3155940594059406	0.5070866141732283	5.91496062992126
0.979	1	PSD+LDA	2025	0.4952582177352268	0.2746972594008923	0.7648114901256733	2.822262118491921
0.993	1	PSD+LDA	3141	0.5069599401235302	0.5875238701464036	0.4087912087912088	7.094505494505495
1.007	1	PSD+LDA	4096	0.4892061020236762	0.3090705487122061	0.7321428571428571	3.214285714285714
1.021	1	PSD+LDA	42	0.5532620746896154	0.5120663650075414	0.5461978740801309	5.44562551103843
1.035	1	PSD+LDA	456	0.5562305023666092	0.8787650602409639	0.1449579831932773	10.260504201680671
1.049	1	PSD+LDA	5555	0.6132478647223915	0.4231103388357949	0.7013502779984114	3.5837966640190624
1.063	1	PSD+LDA	6174	0.6337505292285153	0.6480859637340497	0.553556827473426	5.357318070318888
1.077	1	PSD+LDA	7077	0.4728471881255429	0.3340635268346111	0.6681034482758621	3.982758620689655
1.091	1	PSD+LDA	789	0.6015491443847685	0.4616376531270148	0.639210347174949	4.329475833900612
1.105	1	PSD+LDA	8192	0.4815166736589072	0.2332225913621262	0.7209897610921502	3.348122866894198
1.119	1	PSD+LDA	9001	0.5350372394239404	0.1359149582384206	0.9168975069252078	0.997229916897507
1.133	1	PSD+LDA	9999	0.4318055130038126	0.4228515625	0.5	6.0
1.867	2	EEGNet	1024	0.589357068010414	0.3928320449754041	0.7797563261480788	2.642924086223055
1.881	2	EEGNet	11111	0.5510806678951383	0.5125677673730902	0.5464968152866242	5.442038216560509
1.895	2	EEGNet	123	0.5345703554054586	0.5157759175788796	0.5322715842414082	5.612740989103101
1.909	2	EEGNet	12345	0.5170995443663603	0.3434782608695652	0.6994671403197158	3.60639431616341
1.923	2	EEGNet	13579	0.442433318183525	0.377898371978293	0.5118110236220472	5.858267716535433
1.937	2	EEGNet	14142	0.4324069787309093	0.0363790186125211	0.8713355048859935	1.5439739413680782
1.951	2	EEGNet	15926	0.6012211373052601	0.2711409395973154	0.8223826714801444	2.1314079422382672
1.965	2	EEGNet	16384	0.4299373392063615	0.4245049504950495	0.4858267716535433	6.17007874015748
1.979	2	EEGNet	2025	0.5132058178372941	0.2708731676226896	0.8186714542190305	2.175942549371634
1.993	2	EEGNet	3141	0.4779079609124167	0.1343093570973902	0.8604395604395605	1.6747252747252748
2.007	2	EEGNet	4096	0.564715895456727	0.4042553191489361	0.7689732142857143	2.7723214285714284
2.021	2	EEGNet	42	0.6104928291210818	0.7684766214177979	0.3916598528209321	7.300081766148814
2.035	2	EEGNet	456	0.5803235262478486	0.3253012048192771	0.7605042016806722	2.8739495798319328
2.049	2	EEGNet	5555	0.575909748680051	0.2198088618592528	0.8617950754567116	1.6584590945194595
2.063	2	EEGNet	6174	0.568312899117925	0.8435191403626595	0.2600163532297628	8.879803761242846
2.077	2	EEGNet	7077	0.5966867469879519	0.6757940854326396	0.4689655172413793	6.372413793103448
2.091	2	EEGNet	789	0.5362516727608048	0.3159252095422308	0.742001361470388	3.095983662355344
2.105	2	EEGNet	8192	0.5463976732847278	0.4657807308970099	0.5810580204778157	5.027303754266211
2.119	2	EEGNet	9001	0.4323506584468604	0.1480637813211845	0.8372576177285319	1.9529085872576175
2.133	2	EEGNet	9999	0.5704263259123094	0.69140625	0.3747276688453159	7.503267973856209
2.867	3	TCN	1024	0.6458944334638925	0.5425158116654955	0.6438612933458294	4.273664479850047
2.881	3	TCN	11111	0.5585122412910881	0.948743223262691	0.1050955414012738	10.738853503184712
2.895	3	TCN	123	0.5017123389335407	0.2614294913071474	0.730092204526404	3.2388935456831516
2.909	3	TCN	12345	0.556018534249749	0.328695652173913	0.7769094138543516	2.6770870337477795
2.923	3	TCN	13579	0.4768253253000503	0.5747409965466206	0.4133858267716535	7.039370078740157
2.937	3	TCN	14142	0.3389351400210541	0.1269035532994923	0.7166123778501629	3.400651465798046
2.951	3	TCN	15926	0.6545538245341991	0.7624161073825504	0.4794223826714801	6.246931407942238
2.965	3	TCN	16384	0.4983988851641069	0.3180693069306931	0.6291338582677165	4.4503937007874015
2.979	3	TCN	2025	0.5337096779730254	0.3473550031867431	0.7666068222621185	2.8007181328545783
2.993	3	TCN	3141	0.6164667286882437	0.7982176957352005	0.2978021978021978	8.426373626373627
3.007	3	TCN	4096	0.5887842320228763	0.700447928331467	0.4140625	7.031249999999999
3.021	3	TCN	42	0.5839209889880853	0.7564102564102564	0.3802125919869174	7.43744889615699
3.035	3	TCN	456	0.6100184614508454	0.5519578313253012	0.5819327731092437	5.016806722689076
3.049	3	TCN	5555	0.5709715418232859	0.6185925282363163	0.4710087370929309	6.347895154884829
3.063	3	TCN	6174	0.6086569978699066	0.9375419744795164	0.1553556827473426	10.135731807031888
3.077	3	TCN	7077	0.5044368697359973	0.1675794085432639	0.8879310344827587	1.3448275862068966
3.091	3	TCN	789	0.5690893553819556	0.528046421663443	0.6119809394145678	4.656228727025187
3.105	3	TCN	8192	0.5340236753483837	0.3069767441860465	0.7047781569965871	3.5426621160409555
3.119	3	TCN	9001	0.5436196068038457	0.085041761579347	0.8801939058171745	1.437673130193906
3.133	3	TCN	9999	0.5669977192265796	0.6220703125	0.4586056644880174	6.496732026143791
3.867	4	1D-CNN	1024	0.7035277319126599	0.7027406886858749	0.6597938144329897	4.082474226804123
3.881	4	1D-CNN	11111	0.5252293966781039	0.4908822079842286	0.5726114649681529	5.128662420382165
3.895	4	1D-CNN	123	0.5659079120583744	0.2543464262717321	0.787929589270746	2.5448449287510475
3.909	4	1D-CNN	12345	0.5324006486987413	0.2869565217391304	0.7783303730017762	2.6600355239786855
3.923	4	1D-CNN	13579	0.4393638634341896	0.3038973852984706	0.5603674540682415	5.275590551181103
3.937	4	1D-CNN	14142	0.3335035025931866	0.1201353637901861	0.6783387622149837	3.859934853420196
3.951	4	1D-CNN	15926	0.5437530589004919	0.1906040268456376	0.7740072202166065	2.711913357400722
3.965	4	1D-CNN	16384	0.4434756763077883	0.3892326732673267	0.4960629921259842	6.047244094488189
3.979	4	1D-CNN	2025	0.5282424396378212	0.4079031230082855	0.6265709156193896	4.481149012567325
3.993	4	1D-CNN	3141	0.6134012073222768	0.2291534054742202	0.8989010989010989	1.213186813186813
4.007	4	1D-CNN	4096	0.5278811640137577	0.3163493840985442	0.7209821428571429	3.3482142857142856
4.021	4	1D-CNN	42	0.6166339232088835	0.755656108597285	0.4112837285363859	7.064595257563369
4.035	4	1D-CNN	456	0.569091426103574	0.5060240963855421	0.5262605042016807	5.684873949579832
4.049	4	1D-CNN	5555	0.546722503276151	0.5534317984361424	0.505957108816521	5.9285146942017475
4.063	4	1D-CNN	6174	0.6265834983940557	0.9825386165211552	0.1226492232215862	10.528209321340965
4.077	4	1D-CNN	7077	0.5308201457869094	0.0755750273822563	0.9586206896551724	0.496551724137931
4.091	4	1D-CNN	789	0.557799509221087	0.0212765957446808	0.9959155888359428	0.0490129339686861
4.105	4	1D-CNN	8192	0.4728238068780969	0.3129568106312292	0.5938566552901023	4.873720136518771
4.119	4	1D-CNN	9001	0.5833537093242638	0.3796507213363705	0.6935595567867036	3.677285318559557
4.133	4	1D-CNN	9999	0.5503419032543573	0.330078125	0.6797385620915033	3.843137254901961
4.867	5	EEG-Conformer	1024	0.6279554461086146	0.6879831342234716	0.5229615745079662	5.724461105904404
4.881	5	EEG-Conformer	11111	0.5665063584395689	0.944307540660424	0.0796178343949044	11.044585987261144
4.895	5	EEG-Conformer	123	0.5529807651307882	0.3271088216355441	0.6823134953897737	3.812238055322715
4.909	5	EEG-Conformer	12345	0.4732804077534944	0.1260869565217391	0.8863232682060391	1.3641207815275311
4.923	5	EEG-Conformer	13579	0.4998329636521137	0.4296990626541687	0.5643044619422573	5.228346456692913
4.937	5	EEG-Conformer	14142	0.3033332506600087	0.0888324873096446	0.6864820846905537	3.7622149837133554
4.951	5	EEG-Conformer	15926	0.4726411940009207	0.1530201342281879	0.7740072202166065	2.711913357400722
4.965	5	EEG-Conformer	16384	0.4632269821470336	0.5513613861386139	0.4133858267716535	7.039370078740157
4.979	5	EEG-Conformer	2025	0.5106524184348229	0.3804971319311663	0.6983842010771992	3.619389587073609
4.993	5	EEG-Conformer	3141	0.5833597974272704	0.8224061107574793	0.3032967032967033	8.360439560439561
5.007	5	EEG-Conformer	4096	0.5435052266637338	0.3924972004479283	0.6852678571428571	3.776785714285714
5.021	5	EEG-Conformer	42	0.589953554854233	0.6885369532428356	0.4309076042518397	6.829108748977923
5.035	5	EEG-Conformer	456	0.5545316771286828	0.5188253012048193	0.5630252100840336	5.243697478991597
5.049	5	EEG-Conformer	5555	0.5735082730146595	0.476107732406603	0.6298649722001588	4.4416203335980935
5.063	5	EEG-Conformer	6174	0.5436633431207432	0.7414372061786434	0.3785772690106296	7.457072771872444
5.077	5	EEG-Conformer	7077	0.5070202439853457	0.1193866374589266	0.8793103448275862	1.4482758620689655
5.091	5	EEG-Conformer	789	0.5974107484180917	0.9941972920696324	0.0428863172226004	11.485364193328795
5.105	5	EEG-Conformer	8192	0.5270565691154627	0.3687707641196013	0.6646757679180887	4.023890784982935
5.119	5	EEG-Conformer	9001	0.5539089563916986	0.1662870159453303	0.8240997229916898	2.1108033240997233
5.133	5	EEG-Conformer	9999	0.4962862966367103	0.2626953125	0.6470588235294118	4.235294117647059
