## Supplementary material for "Same pipelines, different answers: how evaluation design shapes EEG seizure prediction": Reproducibility archive (code, manifests and predictions): validation_threshold_means.csv

model	label	model_index	n	test_exceedances	validation_fpr_mean	validation_fpr_sd	validation_fpr_min	validation_fpr_max	test_fpr_mean	test_fpr_sd	test_fpr_min	test_fpr_max	test_sensitivity_mean	test_sensitivity_sd	test_sensitivity_min	test_sensitivity_max	max_score_discrepancy
psd_lda	PSD+LDA	1	20	10	0.016190767007767268	0.0003215093331738369	0.0151975683890577	0.0166073546856465	0.02854063937030038	0.0351340103872788	0.0	0.1244094488188976	0.029921743026851993	0.03532087961359309	0.0	0.1027535258562793	4.835426807403565e-05
eegnet	EEGNet	2	20	6	0.016190767007767268	0.0003215093331738369	0.0151975683890577	0.0166073546856465	0.01807161611774624	0.02427699800397042	0.0	0.0809484873262469	0.02331505248457033	0.03106984781711234	0.0	0.1046686746987951	0.0003465414047241
tcn	TCN	3	20	9	0.016190767007767268	0.0003215093331738369	0.0151975683890577	0.0166073546856465	0.021107251961805528	0.01857284378510661	0.0	0.0591517857142857	0.03238432595465287	0.03532648157212854	0.0	0.1265397536394177	0.0006366670131683
1dcnn	1D-CNN	4	20	10	0.016190767007767268	0.0003215093331738369	0.0151975683890577	0.0166073546856465	0.031257376563714204	0.037090054936132585	0.0	0.1504424778761062	0.055558285192605264	0.07917602480263551	0.0	0.2546744036105738	0.0004362165927886
eeg_conformer	EEG-Conformer	5	20	6	0.016190767007767268	0.0003215093331738369	0.0151975683890577	0.0166073546856465	0.01916289970586599	0.025666462755116606	0.0	0.1007488087134104	0.02428071709730606	0.049535016106448844	0.0	0.2256608639587363	5.066394805908203e-06
