## Supplementary material for "Same pipelines, different answers: how evaluation design shapes EEG seizure prediction": Reproducibility archive (code, manifests and predictions): validation_threshold_points.csv

model	seed	threshold	validation_auc	test_auc	test_max_abs_error	validation_sensitivity	validation_fpr	validation_fp	validation_n_positive	validation_n_negative	test_sensitivity	test_fpr	test_fp	test_n_positive	test_n_negative	youden_threshold	youden_test_sensitivity	youden_test_fpr	model_index	x
psd_lda	42	0.8799523115158082	0.637973003522231	0.5532620746896154	3.910064697265625e-05	0.0117164616285881	0.0165975103734439	20	1707	1205	0.0007541478129713	0.0	0	1326	1223	0.5212544798851013	0.5120663650075414	0.4538021259198692	1.0	0.86
psd_lda	123	0.888967275619507	0.4713263106060349	0.5755736537831491	3.904104232788086e-05	0.0228097459823742	0.0163398692810457	15	1929	918	0.0006439150032195	0.0092204526404023	11	1553	1193	0.5	0.789439793947199	0.7242246437552389	1.0	0.8747368421052631
psd_lda	456	0.8554366230964662	0.560891295382169	0.5562305023666092	4.166364669799805e-05	0.0157706093189964	0.0166073546856465	28	1395	1686	0.0730421686746988	0.0441176470588235	84	1328	1904	0.2295757979154586	0.8787650602409639	0.8555672268907563	1.0	0.8894736842105263
psd_lda	789	0.8402022719383241	0.4211782274411966	0.6015491443847685	4.024803638458252e-05	0.0118296529968454	0.0159695817490494	21	1268	1315	0.0393294648613797	0.0183798502382573	27	1551	1469	0.5	0.4616376531270148	0.360789652825051	1.0	0.9042105263157895
psd_lda	1024	0.904926598072052	0.588455179876659	0.5734759187824079	3.802776336669922e-05	0.0171585449553877	0.0160583941605839	22	1457	1370	0.0231904427266338	0.021555763823805	23	1423	1067	0.6535652279853821	0.5699226985242446	0.4479850046860356	1.0	0.9189473684210526
psd_lda	2025	0.9850135445594788	0.5964181678344838	0.4952582177352268	3.8251280784606934e-05	0.0052083333333333	0.0161054172767203	22	1344	1366	0.0006373486297004	0.0008976660682226	1	1569	1114	0.639288604259491	0.2746972594008923	0.2351885098743267	1.0	0.9336842105263158
psd_lda	3141	0.9199401736259462	0.541572879017943	0.5069599401235302	4.073977470397949e-05	0.011441647597254	0.0163551401869158	28	1748	1712	0.0031826861871419	0.0043956043956043	4	1571	910	0.5593145489692688	0.5875238701464036	0.5912087912087912	1.0	0.9484210526315789
psd_lda	4096	0.9088482856750488	0.5492271696124655	0.4892061020236762	3.965198993682861e-05	0.0116618075801749	0.0161645848640705	22	1372	1361	0.0067189249720044	0.0044642857142857	4	1786	896	0.5508752465248108	0.3090705487122061	0.2678571428571428	1.0	0.9631578947368421
psd_lda	5555	0.8577300906181337	0.5463918090032366	0.6132478647223915	3.482401371002197e-05	0.0192076830732292	0.0151975683890577	10	833	658	0.0825369244135534	0.0357426528991262	45	1151	1259	0.5886319279670715	0.4231103388357949	0.2986497220015885	1.0	0.9778947368421053
psd_lda	6174	0.7544896602630616	0.4693284990478781	0.6337505292285153	4.385411739349365e-05	0.01796875	0.0163220892274211	45	1280	2757	0.1027535258562793	0.0834014717906786	102	1489	1223	0.5	0.6480859637340497	0.446443172526574	1.0	0.9926315789473684
psd_lda	7077	0.8966349363327027	0.4835874879499794	0.4728471881255429	3.7223100662231445e-05	0.0079155672823219	0.0160116448326055	22	1516	1374	0.0109529025191675	0.0129310344827586	15	913	1160	0.5	0.3340635268346111	0.3318965517241379	1.0	1.0073684210526315
psd_lda	8192	0.8418235182762147	0.5386658402203857	0.4815166736589072	4.4345855712890625e-05	0.0204545454545454	0.0163636363636363	45	1320	2750	0.0119601328903654	0.0247440273037542	29	1505	1172	0.5198090076446533	0.2332225913621262	0.2790102389078498	1.0	1.0221052631578948
psd_lda	9001	0.8693445324897767	0.5560249118262346	0.5350372394239404	4.817545413970947e-05	0.0313725490196078	0.0163812360387192	22	1785	1343	0.0227790432801822	0.0110803324099723	32	1317	2888	0.6499667167663574	0.1359149582384206	0.0831024930747922	1.0	1.0368421052631578
psd_lda	9999	0.8202580809593202	0.4663913458141664	0.4318055130038126	3.834068775177002e-05	0.0125130344108446	0.0163487738419618	18	1918	1101	0.013671875	0.0686274509803921	63	1024	918	0.5	0.4228515625	0.5	1.0	1.0515789473684212
psd_lda	11111	0.921561658382416	0.4615194223399549	0.6006160670280927	4.5493245124816895e-05	0.0129224652087475	0.0160857908847185	24	2012	1492	0.0	0.0	0	2029	1570	0.5	0.5909314933464761	0.4490445859872611	1.0	1.066315789473684
psd_lda	12345	0.7863370180130006	0.7208584155175113	0.5732736118619199	4.094839096069336e-05	0.069410815173527	0.0163727959697733	13	1239	794	0.0365217391304347	0.0230905861456483	65	1150	2815	0.5132056474685669	0.2930434782608695	0.1701598579040852	1.0	1.0810526315789475
psd_lda	13579	0.9501273632049562	0.5417570253908015	0.4163322702570418	4.0218234062194824e-05	0.0224913494809688	0.0161290322580645	21	1156	1302	0.0	0.0	0	2027	762	0.5691000819206238	0.2160828811050814	0.2887139107611549	1.0	1.0957894736842104
psd_lda	14142	0.9390182495117188	0.5986553482596514	0.5566339831456649	4.835426807403565e-05	0.0009699321047526	0.0165361183637946	57	2062	3447	0.0	0.0	0	1182	1228	0.2935052514076233	0.7106598984771574	0.5773615635179153	1.0	1.1105263157894738
psd_lda	15926	0.6814041137695314	0.5694285966983064	0.5078099483924116	3.775954246520996e-05	0.0489073881373569	0.0157397691500524	15	1922	953	0.0899328859060402	0.083754512635379	116	745	1385	0.4091851413249969	0.4926174496644295	0.4693140794223827	1.0	1.1252631578947367
psd_lda	16384	0.7819953560829164	0.5775753195374315	0.3661958174163873	3.808736801147461e-05	0.0023584905660377	0.0161290322580645	15	848	930	0.0798267326732673	0.1244094488188976	158	1616	1270	0.4170464873313904	0.3155940594059406	0.4929133858267716	1.0	1.1400000000000001
eegnet	42	0.9745073318481446	0.5620795017829927	0.6104928291210818	0.0002893805503845	0.0046865846514352	0.0165975103734439	20	1707	1205	0.0030165912518853	0.0032706459525756	4	1326	1223	0.6158915758132935	0.7684766214177979	0.6083401471790678	2.0	1.8599999999999999
eegnet	123	0.8532854914665223	0.5465179447736701	0.5345703554054586	0.0003161132335662	0.0171073094867807	0.0163398692810457	15	1929	918	0.0077269800386349	0.0259849119865884	31	1553	1193	0.3475796580314636	0.5157759175788796	0.4677284157585918	2.0	1.8747368421052633
eegnet	456	0.7413600683212281	0.52056233710464	0.5803235262478486	0.0001657605171203	0.017921146953405	0.0166073546856465	28	1395	1686	0.1046686746987951	0.0693277310924369	132	1328	1904	0.4704829156398773	0.3253012048192771	0.2394957983193277	2.0	1.8894736842105262
eegnet	789	0.6744521856307985	0.5050749061424236	0.5362516727608048	8.273124694824219e-05	0.0220820189274447	0.0159695817490494	21	1268	1315	0.0406189555125725	0.0217835262083049	32	1551	1469	0.5017846822738647	0.3159252095422308	0.2579986385296119	2.0	1.9042105263157896
eegnet	1024	0.877678155899048	0.5924096608870342	0.589357068010414	0.0003465414047241	0.0466712422786547	0.0160583941605839	22	1457	1370	0.0316233309908643	0.0103092783505154	11	1423	1067	0.7002803087234497	0.3935347856640899	0.2202436738519212	2.0	1.9189473684210525
eegnet	2025	0.9056143760681152	0.6137515904971066	0.5132058178372941	0.0001351833343505	0.0163690476190476	0.0161054172767203	22	1344	1366	0.0350541746335245	0.0125673249551166	14	1569	1114	0.5869306921958923	0.2708731676226896	0.1813285457809695	2.0	1.933684210526316
eegnet	3141	0.9508150815963746	0.6035138288885562	0.4779079609124167	0.0001360774040222	0.0102974828375286	0.0163551401869158	28	1748	1712	0.0	0.0	0	1571	910	0.7037172913551331	0.1343093570973902	0.1395604395604395	2.0	1.9484210526315788
eegnet	4096	0.9999881982803346	0.6051225518022891	0.564715895456727	0.0002362132072448	0.0	0.0161645848640705	22	1372	1361	0.0	0.0	0	1786	896	0.7039995193481445	0.4048152295632699	0.2310267857142857	2.0	1.9631578947368422
eegnet	5555	0.8951452970504762	0.5697026530977133	0.575909748680051	0.0002264082431793	0.0072028811524609	0.0151975683890577	10	833	658	0.0017376194613379	0.0031771247021445	4	1151	1259	0.5427843332290649	0.2198088618592528	0.1382049245432883	2.0	1.9778947368421052
eegnet	6174	0.7475826740264894	0.5265157440152339	0.568312899117925	0.0001229643821716	0.01171875	0.0163220892274211	45	1280	2757	0.0920080591000671	0.0809484873262469	99	1489	1223	0.2531968355178833	0.8435191403626595	0.7399836467702371	2.0	1.9926315789473685
eegnet	7077	0.6801564097404481	0.5431145894543598	0.5966867469879519	8.916854858398438e-05	0.0059366754617414	0.0160116448326055	22	1516	1374	0.0142387732749178	0.0086206896551724	10	913	1160	0.3543368875980377	0.6757940854326396	0.5310344827586206	2.0	2.0073684210526315
eegnet	8192	0.9999855756759644	0.6052106060606061	0.5463976732847278	0.0003120899200439	0.0651515151515151	0.0163636363636363	45	1320	2750	0.0	0.0051194539249146	6	1505	1172	0.370656669139862	0.4651162790697674	0.4189419795221843	2.0	2.022105263157895
eegnet	9001	0.8229335546493531	0.5644343217555079	0.4323506584468604	0.0001778602600097	0.0347338935574229	0.0163812360387192	22	1785	1343	0.0045558086560364	0.006578947368421	19	1317	2888	0.5968728065490723	0.1480637813211845	0.1627423822714681	2.0	2.036842105263158
eegnet	9999	0.6292675733566285	0.5263330615167365	0.5704263259123094	0.0001698434352874	0.0218978102189781	0.0163487738419618	18	1918	1101	0.0498046875	0.0152505446623093	14	1024	918	0.3932810723781585	0.69140625	0.6252723311546841	2.0	2.051578947368421
eegnet	11111	0.6996830701828004	0.4679246904631194	0.5510806678951383	9.146332740783691e-05	0.0193836978131212	0.0160857908847185	24	2012	1492	0.0113356333169048	0.0050955414012738	8	2029	1570	0.5	0.5125677673730902	0.4535031847133758	2.0	2.066315789473684
eegnet	12345	0.7911728024482728	0.6767310518964876	0.5170995443663603	0.000237226486206	0.0532687651331719	0.0163727959697733	13	1239	794	0.0078260869565217	0.025222024866785	71	1150	2815	0.3004833459854126	0.3452173913043478	0.3005328596802842	2.0	2.0810526315789475
eegnet	13579	0.7925086617469789	0.635281626882252	0.442433318183525	8.755922317504883e-05	0.023356401384083	0.0161290322580645	21	1156	1302	0.0069067587567834	0.0052493438320209	4	2027	762	0.4363994598388672	0.377898371978293	0.4881889763779528	2.0	2.0957894736842104
eegnet	14142	0.9925006031990052	0.640271260211089	0.4324069787309093	0.0001665651798248	0.023278370514064	0.0165361183637946	57	2062	3447	0.0	0.0	0	1182	1228	0.7845008969306946	0.0363790186125211	0.1286644951140065	2.0	2.110526315789474
eegnet	15926	0.7606646418571473	0.5571528870438169	0.6012211373052601	0.0001161992549896	0.0078043704474505	0.0157397691500524	15	1922	953	0.0013422818791946	0.0007220216606498	1	745	1385	0.4535755813121795	0.2711409395973154	0.1776173285198556	2.0	2.1252631578947367
eegnet	16384	0.7526810169219972	0.5867696287279368	0.4299373392063615	0.0001319646835327	0.0070754716981132	0.0161290322580645	15	848	930	0.0538366336633663	0.0622047244094488	79	1616	1270	0.3791971206665039	0.4245049504950495	0.5141732283464567	2.0	2.14
tcn	42	0.8640534281730653	0.5987350110722993	0.5839209889880853	7.623434066772461e-05	0.0169888693614528	0.0165975103734439	20	1707	1205	0.0731523378582202	0.0482420278004906	59	1326	1223	0.7060750126838684	0.7564102564102564	0.6197874080130826	3.0	2.86
tcn	123	0.9494384527206422	0.6176885649715217	0.5017123389335407	0.0006332397460937	0.0679108346293416	0.0163398692810457	15	1929	918	0.0	0.0033528918692372	4	1553	1193	0.849115252494812	0.2614294913071474	0.269907795473596	3.0	2.8747368421052633
tcn	456	0.8115922808647157	0.608495006313856	0.6100184614508454	0.0004673898220062	0.043010752688172	0.0166073546856465	28	1395	1686	0.0790662650602409	0.0414915966386554	79	1328	1904	0.0848998948931694	0.552710843373494	0.4191176470588235	3.0	2.889473684210526
tcn	789	0.6647161841392518	0.4765835842199326	0.5690893553819556	6.303191184997559e-05	0.0465299684542586	0.0159695817490494	21	1268	1315	0.081237911025145	0.0517358747447243	76	1551	1469	0.5	0.528046421663443	0.3880190605854323	3.0	2.9042105263157896
tcn	1024	0.8162978291511537	0.6338556878697854	0.6458944334638925	0.0002559125423431	0.0260809883321894	0.0160583941605839	22	1457	1370	0.0112438510189739	0.0037488284910965	4	1423	1067	0.6113993525505066	0.5425158116654955	0.3561387066541706	3.0	2.9189473684210525
tcn	2025	0.8009473681449891	0.6964530825141183	0.5337096779730254	0.0003048181533813	0.0773809523809523	0.0161054172767203	22	1344	1366	0.0312300828553218	0.0143626570915619	16	1569	1114	0.5686814785003662	0.3524537922243467	0.2441651705565529	3.0	2.933684210526316
tcn	3141	0.9329012632369996	0.6310005159434547	0.6164667286882437	0.0004700720310211	0.0108695652173913	0.0163551401869158	28	1748	1712	0.0025461489497135	0.001098901098901	1	1571	910	0.5614702701568604	0.7975811584977721	0.7021978021978021	3.0	2.948421052631579
tcn	4096	0.7939434647560121	0.6509067676614049	0.5887842320228763	0.0001584589481353	0.0247813411078717	0.0161645848640705	22	1372	1361	0.1265397536394177	0.0591517857142857	53	1786	896	0.0751638039946556	0.700447928331467	0.5859375	3.0	2.963157894736842
tcn	5555	0.8918364048004152	0.6423499490981803	0.5709715418232859	0.0003305375576019	0.0372148859543817	0.0151975683890577	10	833	658	0.048653344917463	0.0111199364575059	14	1151	1259	0.3946680128574371	0.6185925282363163	0.5289912629070691	3.0	2.977894736842105
tcn	6174	0.8023585677146913	0.5591413617609721	0.6086569978699066	0.0001769959926605	0.0	0.0163220892274211	45	1280	2757	0.0073875083948959	0.0114472608340147	14	1489	1223	0.3522150218486786	0.9375419744795164	0.8446443172526574	3.0	2.9926315789473685
tcn	7077	0.8111206889152528	0.5892229609060847	0.5044368697359973	5.003809928894043e-05	0.0296833773087071	0.0160116448326055	22	1516	1374	0.0	0.0	0	913	1160	0.5298121571540833	0.1675794085432639	0.1120689655172413	3.0	3.0073684210526315
tcn	8192	0.8719140887260438	0.7005884297520661	0.5340236753483837	0.0002834200859069	0.0181818181818181	0.0163636363636363	45	1320	2750	0.0033222591362126	0.0059726962457337	7	1505	1172	0.517794132232666	0.307641196013289	0.295221843003413	3.0	3.022105263157895
tcn	9001	0.8329654932022096	0.5841180850597871	0.5436196068038457	0.0006366670131683	0.0319327731092436	0.0163812360387192	22	1785	1343	0.0121488230827638	0.0297783933518005	86	1317	2888	0.6922680139541626	0.0858010630220197	0.1198060941828254	3.0	3.036842105263158
tcn	9999	0.8093204498291017	0.5293722930807996	0.5669977192265796	0.000120997428894	0.0140771637122002	0.0163487738419618	18	1918	1101	0.0634765625	0.0294117647058823	27	1024	918	0.0738893374800682	0.6220703125	0.5413943355119826	3.0	3.051578947368421
tcn	11111	0.753198802471161	0.5647149275926212	0.5585122412910881	0.0002858042716979	0.0347912524850894	0.0160857908847185	24	2012	1492	0.0231641202562838	0.0242038216560509	38	2029	1570	0.0563746467232704	0.948743223262691	0.8949044585987261	3.0	3.066315789473684
tcn	12345	0.7962652444839479	0.6573819383877872	0.556018534249749	0.0002720355987548	0.0702179176755447	0.0163727959697733	13	1239	794	0.0217391304347826	0.0280639431616341	79	1150	2815	0.6231037974357605	0.328695652173913	0.2230905861456483	3.0	3.0810526315789475
tcn	13579	0.8513751029968263	0.6460894604521125	0.4768253253000503	0.0001896619796752	0.0155709342560553	0.0161290322580645	21	1156	1302	0.0152935372471632	0.0157480314960629	12	2027	762	0.4695452153682709	0.5747409965466206	0.5866141732283464	3.0	3.0957894736842104
tcn	14142	0.9594606757164004	0.6814845110537651	0.3389351400210541	0.0003979206085205	0.023278370514064	0.0165361183637946	57	2062	3447	0.0	0.000814332247557	1	1182	1228	0.5226301550865173	0.1260575296108291	0.2833876221498371	3.0	3.110526315789474
tcn	15926	0.7742238044738771	0.5537445145566933	0.6545538245341991	0.0003546178340911	0.028095733610822	0.0157397691500524	15	1922	953	0.0375838926174496	0.0361010830324909	50	745	1385	0.5340923070907593	0.7610738255033557	0.5205776173285198	3.0	3.1252631578947367
tcn	16384	0.7732842564582826	0.5024155508216677	0.4983988851641069	0.0001180469989776	0.0011792452830188	0.0161290322580645	15	848	930	0.0099009900990099	0.0062992125984251	8	1616	1270	0.6165606379508972	0.3180693069306931	0.3708661417322834	3.0	3.14
1dcnn	42	0.6113653779029847	0.5847710306840032	0.6166339232088835	7.289648056030273e-05	0.0117164616285881	0.0165975103734439	20	1707	1205	0.0920060331825037	0.0506950122649223	62	1326	1223	0.2739660143852234	0.755656108597285	0.588716271463614	4.0	3.86
1dcnn	123	0.994363307952881	0.6381725548925865	0.5659079120583744	0.0004336237907409	0.0616899948159668	0.0163398692810457	15	1929	918	0.0	0.0016764459346186	2	1553	1193	0.6946417689323425	0.2543464262717321	0.2120704107292539	4.0	3.8747368421052633
1dcnn	456	0.918659806251526	0.5831031008048572	0.569091426103574	0.0001589357852935	0.0272401433691756	0.0166073546856465	28	1395	1686	0.1649096385542168	0.08140756302521	155	1328	1904	0.6128410696983337	0.5067771084337349	0.4737394957983193	4.0	3.889473684210526
1dcnn	789	0.292981505393982	0.4610476064818702	0.557799509221087	6.511807441711426e-05	0.0536277602523659	0.0159695817490494	21	1268	1315	0.2546744036105738	0.1504424778761062	221	1551	1469	0.5	0.0212765957446808	0.0040844111640571	4.0	3.9042105263157896
1dcnn	1024	0.5982352495193483	0.6071564909397873	0.7035277319126599	2.7179718017578125e-05	0.0425531914893617	0.0160583941605839	22	1457	1370	0.2459592410400562	0.0618556701030927	66	1423	1067	0.41469606757164	0.7027406886858749	0.3402061855670103	4.0	3.9189473684210525
1dcnn	2025	0.8578521609306337	0.7074476661089033	0.5282424396378212	0.00017511844635	0.040922619047619	0.0161054172767203	22	1344	1366	0.0796685787125557	0.0323159784560143	36	1569	1114	0.0881580710411071	0.4079031230082855	0.3734290843806104	4.0	3.933684210526316
1dcnn	3141	0.7760976552963258	0.625655288286747	0.6134012073222768	5.65648078918457e-05	0.0326086956521739	0.0163551401869158	28	1748	1712	0.0006365372374283	0.0	0	1571	910	0.6345224976539612	0.2291534054742202	0.1010989010989011	4.0	3.948421052631579
1dcnn	4096	0.8306807279586793	0.6704580751162645	0.5278811640137577	0.0001866817474365	0.0284256559766763	0.0161645848640705	22	1372	1361	0.0459126539753639	0.0111607142857142	10	1786	896	0.2566678524017334	0.3163493840985442	0.2790178571428571	4.0	3.963157894736842
1dcnn	5555	0.6368437409400941	0.6065471781417734	0.546722503276151	3.0487775802612305e-05	0.0336134453781512	0.0151975683890577	10	833	658	0.0199826238053866	0.0055599682287529	7	1151	1259	0.3350721299648285	0.5534317984361424	0.4940428911834789	4.0	3.977894736842105
1dcnn	6174	0.9774173498153688	0.6472174521672108	0.6265834983940557	5.3882598876953125e-05	0.09765625	0.0163220892274211	45	1280	2757	0.0006715916722632	0.0008176614881439	1	1489	1223	0.6325173377990723	0.9825386165211552	0.8773507767784138	4.0	3.9926315789473685
1dcnn	7077	0.8488397598266603	0.585740456959823	0.5308201457869094	6.696581840515137e-05	0.0184696569920844	0.0160116448326055	22	1516	1374	0.0	0.0	0	913	1160	0.5877116322517395	0.0755750273822563	0.0413793103448275	4.0	4.0073684210526315
1dcnn	8192	0.9681051373481752	0.6611501377410468	0.4728238068780969	0.0004362165927886	0.006060606060606	0.0163636363636363	45	1320	2750	0.0006644518272425	0.0102389078498293	12	1505	1172	0.7902933955192566	0.3136212624584718	0.4061433447098976	4.0	4.022105263157894
1dcnn	9001	0.939302682876587	0.6390588402151627	0.5833537093242638	0.0002089142799377	0.0324929971988795	0.0163812360387192	22	1785	1343	0.0068337129840546	0.0138504155124653	40	1317	2888	0.8010355234146118	0.3796507213363705	0.3064404432132964	4.0	4.036842105263158
1dcnn	9999	0.5598177313804628	0.5446721579301782	0.5503419032543573	0.0002212524414062	0.0250260688216892	0.0163487738419618	18	1918	1101	0.0205078125	0.0566448801742919	52	1024	918	0.1115488111972808	0.330078125	0.3202614379084967	4.0	4.051578947368421
1dcnn	11111	0.9631671309471131	0.6174944302016321	0.5252293966781039	0.000396579504013	0.0402584493041749	0.0160857908847185	24	2012	1492	0.0808279940857565	0.0292993630573248	46	2029	1570	0.3190892040729522	0.4908822079842286	0.4273885350318471	4.0	4.066315789473684
1dcnn	12345	0.5635605454444886	0.6387331946824752	0.5324006486987413	0.0001018941402435	0.0379338175948345	0.0163727959697733	13	1239	794	0.0052173913043478	0.0031971580817051	9	1150	2815	0.2519974112510681	0.2869565217391304	0.2216696269982238	4.0	4.081052631578947
1dcnn	13579	0.9194083213806152	0.6178051865907654	0.4393638634341896	0.0001278519630432	0.0181660899653979	0.0161290322580645	21	1156	1302	0.050814010853478	0.0393700787401574	30	2027	762	0.7560831308364868	0.3038973852984706	0.4396325459317585	4.0	4.095789473684211
1dcnn	14142	0.9680846929550172	0.6926273341893048	0.3335035025931866	0.0002299845218658	0.0150339476236663	0.0165361183637946	57	2062	3447	0.0	0.000814332247557	1	1182	1228	0.3383395969867706	0.1201353637901861	0.3216612377850162	4.0	4.110526315789474
1dcnn	15926	0.7027328610420228	0.5331397754830848	0.5437530589004919	0.000269204378128	0.0587929240374609	0.0157397691500524	15	1922	953	0.0053691275167785	0.0411552346570397	57	745	1385	0.2234003245830536	0.1906040268456376	0.2259927797833935	4.0	4.125263157894737
1dcnn	16384	0.5813724398612977	0.528073645769933	0.4434756763077883	6.744265556335449e-05	0.0	0.0161290322580645	15	848	930	0.036509900990099	0.0346456692913385	44	1616	1270	0.249265968799591	0.3892326732673267	0.5039370078740157	4.0	4.14
eeg_conformer	42	0.9524009823799134	0.6350698976875789	0.589953554854233	1.0132789611816406e-06	0.028705330990041	0.0165975103734439	20	1707	1205	0.0113122171945701	0.0122649223221586	15	1326	1223	0.8894632458686829	0.6885369532428356	0.5690923957481603	5.0	4.86
eeg_conformer	123	0.999838709831238	0.6487190694491033	0.5529807651307882	4.112720489501953e-06	0.0461378952825298	0.0163398692810457	15	1929	918	0.0	0.0	0	1553	1193	0.7729088664054871	0.3271088216355441	0.3176865046102263	5.0	4.874736842105263
eeg_conformer	456	0.9260042905807496	0.6292320905453725	0.5545316771286828	2.562999725341797e-06	0.0265232974910394	0.0166073546856465	28	1395	1686	0.0112951807228915	0.0204831932773109	39	1328	1904	0.0122236171737313	0.5188253012048193	0.4369747899159664	5.0	4.889473684210526
eeg_conformer	789	0.936184883117676	0.5026981804224491	0.5974107484180917	6.258487701416016e-07	0.0157728706624605	0.0159695817490494	21	1268	1315	0.2256608639587363	0.1007488087134104	148	1551	1469	0.0575293116271495	0.9941972920696324	0.9571136827773996	5.0	4.904210526315789
eeg_conformer	1024	0.9299651980400088	0.6059491305502257	0.6279554461086146	1.0728836059570312e-06	0.0384351407000686	0.0160583941605839	22	1457	1370	0.0400562192550948	0.0149953139643861	16	1423	1067	0.7968882918357849	0.6879831342234716	0.4770384254920337	5.0	4.918947368421053
eeg_conformer	2025	0.9335184693336488	0.7063920553580143	0.5106524184348229	3.039836883544922e-06	0.0342261904761904	0.0161054172767203	22	1344	1366	0.0152963671128107	0.0107719928186714	12	1569	1114	0.8377271294593811	0.3804971319311663	0.3016157989228007	5.0	4.933684210526316
eeg_conformer	3141	0.961925506591797	0.621163171795804	0.5833597974272704	3.5762786865234375e-06	0.0143020594965675	0.0163551401869158	28	1748	1712	0.0006365372374283	0.0043956043956043	4	1571	910	0.0496855452656745	0.8224061107574793	0.6967032967032967	5.0	4.948421052631579
eeg_conformer	4096	0.8785472512245179	0.6408879810977608	0.5435052266637338	2.8312206268310547e-06	0.0357142857142857	0.0161645848640705	22	1372	1361	0.038073908174692	0.0267857142857142	24	1786	896	0.7698108553886414	0.3924972004479283	0.3147321428571428	5.0	4.963157894736842
eeg_conformer	5555	0.9429466724395752	0.6185136668649223	0.5735082730146595	1.5497207641601562e-06	0.0300120048019207	0.0151975683890577	10	833	658	0.0390964378801042	0.0127084988085782	16	1151	1259	0.6130439043045044	0.476107732406603	0.3701350277998411	5.0	4.977894736842106
eeg_conformer	6174	0.9656518697738647	0.5022417369423285	0.5436633431207432	1.96695327758789e-06	0.00078125	0.0163220892274211	45	1280	2757	0.0107454667562122	0.0245298446443172	30	1489	1223	0.059381153434515	0.7414372061786434	0.6214227309893704	5.0	4.9926315789473685
eeg_conformer	7077	0.9865785241127016	0.5708272363109845	0.5070202439853457	2.175569534301758e-06	0.0296833773087071	0.0160116448326055	22	1516	1374	0.0032858707557502	0.0025862068965517	3	913	1160	0.9279671907424928	0.1193866374589266	0.1206896551724138	5.0	5.0073684210526315
eeg_conformer	8192	0.9850629568099976	0.6363118457300275	0.5270565691154627	4.023313522338867e-06	0.0606060606060606	0.0163636363636363	45	1320	2750	0.0	0.0008532423208191	1	1505	1172	0.2232767343521118	0.3687707641196013	0.3353242320819112	5.0	5.022105263157894
eeg_conformer	9001	0.8826431035995485	0.5596279911815807	0.5539089563916986	2.086162567138672e-06	0.019047619047619	0.0163812360387192	22	1785	1343	0.0075930144267274	0.0100415512465373	29	1317	2888	0.7724961638450623	0.1662870159453303	0.1759002770083102	5.0	5.036842105263158
eeg_conformer	9999	0.8901674747467042	0.5217405922571101	0.4962862966367103	5.066394805908203e-06	0.0281543274244004	0.0163487738419618	18	1918	1101	0.0302734375	0.0697167755991285	64	1024	918	0.8631006479263306	0.2626953125	0.3529411764705882	5.0	5.051578947368421
eeg_conformer	11111	0.9755934476852418	0.576298409276246	0.5665063584395689	1.996755599975586e-06	0.0134194831013916	0.0160857908847185	24	2012	1492	0.0064070970921636	0.0038216560509554	6	2029	1570	0.0001621227711439	0.944307540660424	0.9203821656050956	5.0	5.066315789473684
eeg_conformer	12345	0.8543851375579835	0.6609996686203833	0.4732804077534944	2.264976501464844e-06	0.036319612590799	0.0163727959697733	13	1239	794	0.0	0.002841918294849	8	1150	2815	0.7151846885681152	0.1260869565217391	0.1136767317939609	5.0	5.081052631578947
eeg_conformer	13579	0.9731314182281496	0.5977020314767273	0.4998329636521137	1.9073486328125e-06	0.0198961937716262	0.0161290322580645	21	1156	1302	0.0345337937839171	0.0052493438320209	4	2027	762	0.7669088244438171	0.4296990626541687	0.4356955380577428	5.0	5.095789473684211
eeg_conformer	14142	0.9513748884201052	0.695419863545438	0.3033332506600087	4.351139068603516e-06	0.02909796314258	0.0165361183637946	57	2062	3447	0.0	0.002442996742671	3	1182	1228	0.1512392312288284	0.0888324873096446	0.3135179153094462	5.0	5.110526315789474
eeg_conformer	15926	0.9185273647308352	0.5871924794149151	0.4726411940009207	1.8477439880371096e-06	0.064516129032258	0.0157397691500524	15	1922	953	0.0026845637583892	0.0462093862815884	64	745	1385	0.8395391702651978	0.1530201342281879	0.2259927797833935	5.0	5.125263157894737
eeg_conformer	16384	0.8690885901451112	0.533027743964293	0.4632269821470336	2.056360244750977e-06	0.0058962264150943	0.0161290322580645	15	848	930	0.0086633663366336	0.0118110236220472	15	1616	1270	0.0407592728734016	0.5513613861386139	0.5866141732283464	5.0	5.14
