## Supplementary material for "Same pipelines, different answers: how evaluation design shapes EEG seizure prediction": Reproducibility archive (code, manifests and predictions): legacy_boundary_audit.csv

case	index_auc	time_auc	index_shared_events	index_raw_overlap_pairs	time_shared_events	time_raw_overlap_pairs
chb01	0.7704248366013072	0.7704248366013072	1	1	1	1
chb02			1	1	1	1
chb03	0.8355263157894736	0.8355263157894736	1	1	1	1
chb04			0	0	0	0
chb05			1	1	1	1
chb06	0.6482247081712063	0.6482247081712063	2	2	2	2
chb07	0.4071834992887625	0.4071834992887625	1	1	1	1
chb08	0.4989010989010989	0.4989010989010989	2	2	2	2
chb09			0	0	0	0
chb10	0.9392156862745098	0.9392156862745098	1	2	1	2
chb11			1	2	1	2
chb12			3	2	3	2
chb13	0.3012232415902141	0.3012232415902141	3	2	3	2
chb14	0.47800925925925924	0.47800925925925924	2	2	2	2
chb15	0.4201016374929418	0.4201016374929418	2	2	2	2
chb16			1	2	1	2
chb17			1	1	1	1
chb18			2	2	2	2
chb19			1	1	1	1
chb20			1	1	1	1
chb21			1	1	1	1
chb22	0.7755334281650071	0.7755334281650071	1	1	1	1
chb23			0	0	0	0
