## Supplementary material for "Same pipelines, different answers: how evaluation design shapes EEG seizure prediction": Reproducibility archive (code, manifests and predictions): temporal_control_cases.csv

case	n_windows	n_blocks	eligible	cut1_s	cut2_s	n_retained	n_purged	event_blocked_auc	random_mean_auc	random_sd_auc	random_minus_blocked	index_auc	time_auc	event_shared_events	event_raw_overlap_pairs	train_n	train_positive	train_blocks	validation_n	validation_positive	validation_blocks	test_n	test_positive	test_blocks	exclusion
chb01	769	3	True	30171.5	70749.0	769.0	0.0	0.7244038155802861	0.8479878775834656	0.03364105875015056	0.1235840620031795	0.7704248366013072	0.7704248366013072	0.0	0.0	216.0	148.0	1.0	235.0	147.0	1.0	318.0	148.0	1.0
chb02	490	1	False																						fewer than three separable preictal blocks
chb03	499	2	False																						fewer than three separable preictal blocks
chb04	2184	3	True	79673.5	231533.5	2184.0	0.0	0.33677453789538736	0.9054555382324849	0.01167253194221357	0.5686810003370976			0.0	0.0	388.0	148.0	1.0	613.0	148.0	1.0	1183.0	136.0	1.0
chb05	744	3	True	30406.5	60226.0	744.0	0.0	0.7197203852788958	0.8375458237492811	0.018485836639250772	0.11782543847038529			0.0	0.0	212.0	146.0	1.0	196.0	146.0	1.0	336.0	148.0	1.0
chb06	1444	6	True	205335.5	277307.5	1444.0	0.0	0.5772804054054055	0.7564294763513514	0.038286179161079424	0.1791490709459459	0.6482247081712063	0.6482247081712063	0.0	0.0	978.0	581.0	4.0	286.0	148.0	1.0	180.0	148.0	1.0
chb07	1025	2	False																						fewer than three separable preictal blocks
chb08	586	3	True	16422.0	48806.5	586.0	0.0	0.6097972972972974	0.7177111486486486	0.039228162374198815	0.10791385135135123	0.4989010989010989	0.4989010989010989	0.0	0.0	176.0	148.0	1.0	182.0	148.0	1.0	228.0	148.0	1.0
chb09	1188	3	True	87087.5	170409.5	1188.0	0.0	0.5510654885654885	0.8629781704781706	0.016192103275329436	0.31191268191268207			0.0	0.0	423.0	148.0	1.0	357.0	148.0	1.0	408.0	148.0	1.0
chb10	1304	6	True	165966.0	231099.0	1304.0	0.0	0.7663570691434468	0.8591744066047473	0.049205903128370684	0.0928173374613005	0.9392156862745098	0.9392156862745098	0.0	0.0	701.0	296.0	2.0	329.0	296.0	2.0	274.0	255.0	2.0
chb11	676	2	False																						fewer than three separable preictal blocks
chb12	280	2	False																						fewer than three separable preictal blocks
chb13	605	3	True	97430.5	162261.5	605.0	0.0	0.2857142857142857	0.8863095238095239	0.07105951021589699	0.6005952380952382	0.3012232415902141	0.3012232415902141	0.0	0.0	366.0	148.0	1.0	219.0	146.0	1.0	20.0	14.0	1.0
chb14	779	4	True	48370.5	77725.5	779.0	0.0	0.5853040540540541	0.6096202572765075	0.030121687041835352	0.024316203222453425	0.47800925925925924	0.47800925925925924	0.0	0.0	339.0	296.0	2.0	188.0	146.0	1.0	252.0	148.0	1.0
chb15	912	7	True	152621.0	192532.0	912.0	0.0	0.37847866419294995	0.7944495980210267	0.04112962483141723	0.4159709338280767	0.4201016374929418	0.4201016374929418	0.0	0.0	577.0	442.0	5.0	166.0	148.0	1.0	169.0	147.0	1.0
chb16	275	1	False																						fewer than three separable preictal blocks
chb17	491	2	False																						fewer than three separable preictal blocks
chb18	693	3	False																						no two block boundaries yield both classes in all partitions
chb19	500	1	False																						fewer than three separable preictal blocks
chb20	512	2	False																						fewer than three separable preictal blocks
chb21	477	1	False																						fewer than three separable preictal blocks
chb22	660	3	True	80031.0	111709.0	660.0	0.0	0.7558479532163742	0.8885818713450295	0.033577249699496985	0.13273391812865531	0.7755334281650071	0.7755334281650071	0.0	0.0	350.0	148.0	1.0	179.0	148.0	1.0	131.0	95.0	1.0
chb23	331	1	False																						fewer than three separable preictal blocks
