## Supplementary material for "Same pipelines, different answers: how evaluation design shapes EEG seizure prediction": Reproducibility archive (code, manifests and predictions): temporal_random_runs.csv

case	seed	auc	shared_events	raw_overlap_pairs
chb01	42	0.8911764705882352	3	335
chb01	123	0.8506756756756757	3	349
chb01	456	0.8376589825119237	3	321
chb01	789	0.8491852146263911	3	353
chb01	1024	0.8259936406995231	3	318
chb01	2025	0.8751987281399046	3	341
chb01	3141	0.870945945945946	3	322
chb01	4096	0.7953696343402226	3	330
chb01	5555	0.8802861685214627	3	348
chb01	6174	0.8471383147853736	3	339
chb01	7077	0.8143282988871223	3	350
chb01	8192	0.8631160572337042	3	344
chb01	9001	0.8123012718600955	3	334
chb01	9999	0.8035969793322735	3	331
chb01	11111	0.7844197138314786	3	349
chb01	12345	0.907114467408585	3	321
chb01	13579	0.8889904610492846	3	318
chb01	14142	0.8572337042925279	3	347
chb01	15926	0.8505365659777424	3	323
chb01	16384	0.8544912559618442	3	328
chb04	42	0.9142929378054948	3	292
chb04	123	0.8955699758413393	3	317
chb04	456	0.9052755772796226	3	317
chb04	789	0.8874234507556604	3	294
chb04	1024	0.9128672959155009	3	298
chb04	2025	0.9076984662059666	3	317
chb04	3141	0.928717905500309	3	304
chb04	4096	0.9008511714141245	3	294
chb04	5555	0.9097842575425585	3	313
chb04	6174	0.9055494690712962	3	298
chb04	7077	0.8943515085117142	3	322
chb04	8192	0.8934139558402157	3	292
chb04	9001	0.8898393168155515	3	292
chb04	9999	0.9107253216472837	3	324
chb04	11111	0.9146230125287937	3	313
chb04	12345	0.9109992134389573	3	332
chb04	13579	0.8848179673015337	3	317
chb04	14142	0.923808921849542	3	315
chb04	15926	0.9096859374122142	3	308
chb04	16384	0.908815101972021	3	301
chb05	42	0.8183941920644048	3	320
chb05	123	0.8461759631972398	3	328
chb05	456	0.8603543703277745	3	293
chb05	789	0.8569400517538815	3	326
chb05	1024	0.8269120184013801	3	307
chb05	2025	0.8063003162737205	3	315
chb05	3141	0.8556641748131111	3	323
chb05	4096	0.8454571592869466	3	317
chb05	5555	0.8701121334100057	3	322
chb05	6174	0.8470025876940771	3	318
chb05	7077	0.8453852788959172	3	322
chb05	8192	0.8484401955146637	3	322
chb05	9001	0.796632403680276	3	308
chb05	9999	0.8355196952271421	3	307
chb05	11111	0.8222397929844739	3	313
chb05	12345	0.824575905692927	3	315
chb05	13579	0.8422584818861415	3	311
chb05	14142	0.8369393329499712	3	317
chb05	15926	0.8427257044278321	3	314
chb05	16384	0.8228867165037377	3	316
chb06	42	0.7983530405405405	6	473
chb06	123	0.7592905405405406	6	454
chb06	456	0.7267736486486487	6	463
chb06	789	0.8105996621621621	6	486
chb06	1024	0.7504222972972974	6	472
chb06	2025	0.7512668918918919	6	463
chb06	3141	0.6784206081081081	6	479
chb06	4096	0.6858108108108109	6	454
chb06	5555	0.7592905405405406	6	483
chb06	6174	0.7364864864864865	6	472
chb06	7077	0.7787162162162162	6	469
chb06	8192	0.7597128378378378	6	471
chb06	9001	0.7730152027027026	6	465
chb06	9999	0.7362753378378378	6	459
chb06	11111	0.7584459459459458	6	450
chb06	12345	0.7858952702702703	6	476
chb06	13579	0.8182010135135135	6	473
chb06	14142	0.7024915540540541	6	471
chb06	15926	0.800464527027027	6	463
chb06	16384	0.7586570945945945	6	459
chb08	42	0.7086993243243244	3	345
chb08	123	0.6366131756756757	3	345
chb08	456	0.7584459459459459	3	351
chb08	789	0.7788006756756757	3	356
chb08	1024	0.7797719594594595	3	347
chb08	2025	0.7616976351351352	3	344
chb08	3141	0.7467483108108108	3	348
chb08	4096	0.6991554054054054	3	331
chb08	5555	0.7051942567567567	3	357
chb08	6174	0.720945945945946	3	354
chb08	7077	0.7237753378378379	3	353
chb08	8192	0.7031672297297298	3	341
chb08	9001	0.7482685810810811	3	340
chb08	9999	0.6760135135135136	3	341
chb08	11111	0.674070945945946	3	353
chb08	12345	0.6665118243243243	3	344
chb08	13579	0.7404983108108107	3	326
chb08	14142	0.7165118243243244	3	347
chb08	15926	0.675168918918919	3	334
chb08	16384	0.7341638513513514	3	338
chb09	42	0.8461018711018711	3	334
chb09	123	0.8326143451143452	3	334
chb09	456	0.8590956340956339	3	339
chb09	789	0.8736746361746361	3	353
chb09	1024	0.8563149688149688	3	333
chb09	2025	0.8806392931392931	3	343
chb09	3141	0.8562370062370062	3	318
chb09	4096	0.8430613305613306	3	323
chb09	5555	0.8613825363825364	3	343
chb09	6174	0.8730769230769232	3	333
chb09	7077	0.8897089397089397	3	342
chb09	8192	0.8531704781704782	3	331
chb09	9001	0.8542099792099792	3	333
chb09	9999	0.8765852390852391	3	325
chb09	11111	0.8973232848232848	3	333
chb09	12345	0.8729989604989604	3	322
chb09	13579	0.8662422037422037	3	318
chb09	14142	0.849558212058212	3	341
chb09	15926	0.8497401247401248	3	332
chb09	16384	0.8678274428274428	3	327
chb10	42	0.8449948400412797	6	556
chb10	123	0.916202270381837	6	571
chb10	456	0.9176470588235294	6	576
chb10	789	0.8687306501547988	6	573
chb10	1024	0.8988648090815273	6	588
chb10	2025	0.924045407636739	6	594
chb10	3141	0.8980392156862745	6	559
chb10	4096	0.7946336429308566	6	586
chb10	5555	0.8565531475748195	6	581
chb10	6174	0.8718266253869968	6	584
chb10	7077	0.8398348813209494	6	559
chb10	8192	0.7386996904024768	6	557
chb10	9001	0.8831785345717235	6	578
chb10	9999	0.7925696594427244	6	576
chb10	11111	0.8505675954592362	6	581
chb10	12345	0.8674922600619195	6	574
chb10	13579	0.9036119711042311	6	581
chb10	14142	0.8908152734778123	6	582
chb10	15926	0.8074303405572755	6	578
chb10	16384	0.8177502579979361	6	579
chb13	42	0.9523809523809524	4	193
chb13	123	0.8214285714285714	4	186
chb13	456	0.7976190476190477	4	174
chb13	789	0.9642857142857143	4	194
chb13	1024	0.9761904761904763	4	189
chb13	2025	0.7738095238095238	4	178
chb13	3141	0.8928571428571429	4	175
chb13	4096	0.8928571428571429	4	173
chb13	5555	0.7976190476190477	4	187
chb13	6174	0.9523809523809524	4	185
chb13	7077	0.8928571428571429	4	174
chb13	8192	0.7619047619047619	4	197
chb13	9001	0.9523809523809524	4	177
chb13	9999	0.9047619047619049	4	180
chb13	11111	0.9523809523809524	4	180
chb13	12345	0.9166666666666667	4	196
chb13	13579	0.7857142857142857	4	179
chb13	14142	0.9523809523809524	4	191
chb13	15926	0.8809523809523809	4	177
chb13	16384	0.9047619047619048	4	180
chb14	42	0.6118762993762994	5	401
chb14	123	0.5889423076923077	5	405
chb14	456	0.5844594594594594	5	383
chb14	789	0.6464397089397089	5	399
chb14	1024	0.6264942827442828	5	388
chb14	2025	0.5578222453222452	5	393
chb14	3141	0.5865384615384615	5	397
chb14	4096	0.6428014553014553	5	381
chb14	5555	0.5764682952182951	5	423
chb14	6174	0.5795867983367984	5	383
chb14	7077	0.6053144490644491	5	396
chb14	8192	0.6654106029106029	5	421
chb14	9001	0.6280535343035344	5	380
chb14	9999	0.5594464656964657	5	368
chb14	11111	0.6265267671517671	5	392
chb14	12345	0.621491683991684	5	391
chb14	13579	0.6119412681912682	5	414
chb14	14142	0.608108108108108	5	406
chb14	15926	0.6518321205821205	5	381
chb14	16384	0.6128508316008316	5	431
chb15	42	0.7396413110698825	7	453
chb15	123	0.8197278911564625	7	426
chb15	456	0.8453927025355598	7	444
chb15	789	0.7343846629560915	7	433
chb15	1024	0.8045763760049475	7	428
chb15	2025	0.8129251700680272	7	421
chb15	3141	0.7813852813852814	7	422
chb15	4096	0.7996289424860853	7	452
chb15	5555	0.7009894867037725	7	445
chb15	6174	0.8426097711811998	7	422
chb15	7077	0.7881880024737169	7	429
chb15	8192	0.7866419294990724	7	450
chb15	9001	0.8206555349412492	7	413
chb15	9999	0.8141620284477428	7	435
chb15	11111	0.7956091527520099	7	437
chb15	12345	0.8487940630797774	7	412
chb15	13579	0.8385899814471244	7	447
chb15	14142	0.8147804576376004	7	430
chb15	15926	0.7597402597402598	7	447
chb15	16384	0.7405689548546692	7	451
chb22	42	0.8605263157894737	3	256
chb22	123	0.8578947368421053	3	264
chb22	456	0.8353801169590644	3	267
chb22	789	0.9233918128654971	3	276
chb22	1024	0.9233918128654971	3	262
chb22	2025	0.8935672514619883	3	246
chb22	3141	0.8964912280701753	3	259
chb22	4096	0.8175438596491228	3	269
chb22	5555	0.9187134502923977	3	271
chb22	6174	0.87953216374269	3	283
chb22	7077	0.9116959064327486	3	253
chb22	8192	0.8409356725146199	3	260
chb22	9001	0.8695906432748539	3	248
chb22	9999	0.9070175438596492	3	252
chb22	11111	0.8956140350877193	3	271
chb22	12345	0.8666666666666666	3	269
chb22	13579	0.9160818713450293	3	256
chb22	14142	0.9192982456140351	3	272
chb22	15926	0.9380116959064327	3	267
chb22	16384	0.9002923976608187	3	274
