## Supplementary material for "Same pipelines, different answers: how evaluation design shapes EEG seizure prediction": Reproducibility archive (code, manifests and predictions): threshold_numerical_sensitivity.csv

model	seed	shift_sign	delta_fpr	delta_sensitivity
psd_lda	42	-1	0.0	4.2392304944183223e-17
psd_lda	42	1	0.0	4.2392304944183223e-17
psd_lda	123	-1	4.683753385137379e-17	7.502679033599691e-17
psd_lda	123	1	4.683753385137379e-17	7.502679033599691e-17
psd_lda	456	-1	3.469446951953614e-17	0.0
psd_lda	456	1	3.469446951953614e-17	0.0
psd_lda	789	-1	1.734723475976807e-17	5.551115123125783e-17
psd_lda	789	1	1.734723475976807e-17	5.551115123125783e-17
psd_lda	1024	-1	6.245004513516506e-17	7.28583859910259e-17
psd_lda	1024	1	6.245004513516506e-17	7.28583859910259e-17
psd_lda	2025	-1	2.1250362580715887e-17	4.607859233063394e-17
psd_lda	2025	1	2.1250362580715887e-17	4.607859233063394e-17
psd_lda	3141	-1	9.540979117872439e-17	4.7704895589362195e-17
psd_lda	3141	1	9.540979117872439e-17	4.7704895589362195e-17
psd_lda	4096	-1	1.3877787807814457e-17	7.892991815694472e-17
psd_lda	4096	1	1.3877787807814457e-17	7.892991815694472e-17
psd_lda	5555	-1	9.71445146547012e-17	2.7755575615628914e-17
psd_lda	5555	1	9.71445146547012e-17	2.7755575615628914e-17
psd_lda	6174	-1	5.551115123125783e-17	0.0006715916722633553
psd_lda	6174	1	5.551115123125783e-17	8.326672684688674e-17
psd_lda	7077	-1	2.0816681711721685e-17	7.979727989493313e-17
psd_lda	7077	1	2.0816681711721685e-17	7.979727989493313e-17
psd_lda	8192	-1	6.591949208711867e-17	4.85722573273506e-17
psd_lda	8192	1	6.591949208711867e-17	4.85722573273506e-17
psd_lda	9001	-1	0.0	3.469446951953614e-17
psd_lda	9001	1	0.0	-0.0007593014426727079
psd_lda	9999	-1	6.938893903907228e-17	0.0
psd_lda	9999	1	6.938893903907228e-17	-0.0009765625
psd_lda	11111	-1	0.0	0.0
psd_lda	11111	1	0.0	0.0
psd_lda	12345	-1	1.3877787807814457e-17	8.326672684688674e-17
psd_lda	12345	1	1.3877787807814457e-17	8.326672684688674e-17
psd_lda	13579	-1	0.0	0.0
psd_lda	13579	1	0.0	0.0
psd_lda	14142	-1	0.0	0.0
psd_lda	14142	1	0.0	0.0
psd_lda	15926	-1	5.551115123125783e-17	6.938893903907228e-17
psd_lda	15926	1	5.551115123125783e-17	6.938893903907228e-17
psd_lda	16384	-1	4.163336342344337e-17	2.7755575615628914e-17
psd_lda	16384	1	4.163336342344337e-17	2.7755575615628914e-17
eegnet	42	-1	3.382710778154774e-17	6.982261990806649e-17
eegnet	42	1	3.382710778154774e-17	6.982261990806649e-17
eegnet	123	-1	3.122502256758253e-17	8.673617379884035e-19
eegnet	123	1	3.122502256758253e-17	8.673617379884035e-19
eegnet	456	-1	0.0005252100840336948	8.326672684688674e-17
eegnet	456	1	8.326672684688674e-17	8.326672684688674e-17
eegnet	789	-1	6.938893903907228e-17	3.469446951953614e-17
eegnet	789	1	6.938893903907228e-17	3.469446951953614e-17
eegnet	1024	-1	0.0009372071227741977	6.938893903907228e-17
eegnet	1024	1	6.418476861114186e-17	-0.0014054813773716757
eegnet	2025	-1	9.71445146547012e-17	4.163336342344337e-17
eegnet	2025	1	9.71445146547012e-17	-0.0006373486297004058
eegnet	3141	-1	0.0	0.0
eegnet	3141	1	0.0	0.0
eegnet	4096	-1	0.0	0.0
eegnet	4096	1	0.0	0.0
eegnet	5555	-1	5.898059818321144e-17	6.678685382510707e-17
eegnet	5555	1	5.898059818321144e-17	6.678685382510707e-17
eegnet	6174	-1	2.7755575615628914e-17	6.938893903907228e-17
eegnet	6174	1	2.7755575615628914e-17	6.938893903907228e-17
eegnet	7077	-1	1.3877787807814457e-17	5.377642775528102e-17
eegnet	7077	1	1.3877787807814457e-17	5.377642775528102e-17
eegnet	8192	-1	0.006825938566552977	0.0
eegnet	8192	1	-0.0051194539249146	0.0
eegnet	9001	-1	5.204170427930421e-17	4.597017211338539e-17
eegnet	9001	1	5.204170427930421e-17	4.597017211338539e-17
eegnet	9999	-1	6.765421556309548e-17	0.0
eegnet	9999	1	6.765421556309548e-17	0.0
eegnet	11111	-1	8.500145032286355e-17	7.806255641895632e-17
eegnet	11111	1	8.500145032286355e-17	7.806255641895632e-17
eegnet	12345	-1	7.979727989493313e-17	3.9898639947466563e-17
eegnet	12345	1	-0.0003552397868560493	3.9898639947466563e-17
eegnet	13579	-1	9.71445146547012e-17	2.42861286636753e-17
eegnet	13579	1	9.71445146547012e-17	2.42861286636753e-17
eegnet	14142	-1	0.0	0.0
eegnet	14142	1	0.0	0.0
eegnet	15926	-1	1.940721888749053e-17	3.0791341698588326e-17
eegnet	15926	1	1.940721888749053e-17	3.0791341698588326e-17
eegnet	16384	-1	2.0816681711721685e-17	3.469446951953614e-17
eegnet	16384	1	2.0816681711721685e-17	3.469446951953614e-17
tcn	42	-1	0.0008176614881439115	1.3877787807814457e-17
tcn	42	1	0.0	1.3877787807814457e-17
tcn	123	-1	0.001676445934618626	0.0
tcn	123	1	1.734723475976807e-17	0.0
tcn	456	-1	0.0010504201680672925	0.0015060240963856025
tcn	456	1	-0.0005252100840335491	5.551115123125783e-17
tcn	789	-1	0.0006807351940095324	6.938893903907228e-17
tcn	789	1	6.938893903907228e-18	6.938893903907228e-17
tcn	1024	-1	3.252606517456513e-17	9.8879238130678e-17
tcn	1024	1	3.252606517456513e-17	9.8879238130678e-17
tcn	2025	-1	3.9898639947466563e-17	0.0006373486297005099
tcn	2025	1	3.9898639947466563e-17	6.245004513516506e-17
tcn	3141	-1	9.8879238130678e-17	0.000636537237428448
tcn	3141	1	9.8879238130678e-17	5.811323644522304e-17
tcn	4096	-1	1.3877787807814457e-17	0.0
tcn	4096	1	1.3877787807814457e-17	-0.001119820828667406
tcn	5555	-1	5.724587470723463e-17	0.0008688097306690581
tcn	5555	1	5.724587470723463e-17	-0.0017376194613378942
tcn	6174	-1	1.734723475976807e-17	0.0006715916722632668
tcn	6174	1	1.734723475976807e-17	3.469446951953614e-18
tcn	7077	-1	0.0	0.0
tcn	7077	1	0.0	0.0
tcn	8192	-1	0.0008532423208192008	2.47198095326695e-17
tcn	8192	1	8.847089727481716e-17	2.47198095326695e-17
tcn	9001	-1	0.00034626038781169	5.724587470723463e-17
tcn	9001	1	5.551115123125783e-17	-0.0007593014426726837
tcn	9999	-1	5.204170427930421e-17	0.0
tcn	9999	1	5.204170427930421e-17	0.0
tcn	11111	-1	0.000636942675159291	8.326672684688674e-17
tcn	11111	1	5.551115123125783e-17	-0.0004928536224740425
tcn	12345	-1	3.469446951953614e-18	6.938893903907228e-18
tcn	12345	1	-0.00035523978685612564	6.938893903907228e-18
tcn	13579	-1	9.020562075079397e-17	0.0009866798223977253
tcn	13579	1	9.020562075079397e-17	9.540979117872439e-17
tcn	14142	-1	3.2526065174565133e-18	0.0
tcn	14142	1	3.2526065174565133e-18	0.0
tcn	15926	-1	0.0007220216606498991	6.245004513516506e-17
tcn	15926	1	-0.0014440433212995624	6.245004513516506e-17
tcn	16384	-1	9.71445146547012e-17	1.734723475976807e-18
tcn	16384	1	9.71445146547012e-17	1.734723475976807e-18
1dcnn	42	-1	2.7755575615628914e-17	0.0015082956259427627
1dcnn	42	1	2.7755575615628914e-17	8.326672684688674e-17
1dcnn	123	-1	8.673617379884035e-18	0.0
1dcnn	123	1	8.673617379884035e-18	0.0
1dcnn	456	-1	0.0005252100840336948	5.551115123125783e-17
1dcnn	456	1	-0.0005252100840335283	-0.0007530120481927249
1dcnn	789	-1	0.0	0.0
1dcnn	789	1	-0.0006807351940095463	0.0
1dcnn	1024	-1	0.0009372071227742168	2.7755575615628914e-17
1dcnn	1024	1	8.326672684688674e-17	2.7755575615628914e-17
1dcnn	2025	-1	6.245004513516506e-17	6.938893903907228e-17
1dcnn	2025	1	6.245004513516506e-17	6.938893903907228e-17
1dcnn	3141	-1	0.0	8.955509944730267e-17
1dcnn	3141	1	0.0	8.955509944730267e-17
1dcnn	4096	-1	8.673617379884035e-17	0.0005599104143337516
1dcnn	4096	1	8.673617379884035e-17	-0.0005599104143336614
1dcnn	5555	-1	7.892991815694472e-17	2.0816681711721685e-17
1dcnn	5555	1	7.892991815694472e-17	2.0816681711721685e-17
1dcnn	6174	-1	8.456776945386935e-18	6.396792817664476e-17
1dcnn	6174	1	8.456776945386935e-18	6.396792817664476e-17
1dcnn	7077	-1	0.0	0.0
1dcnn	7077	1	0.0	0.0
1dcnn	8192	-1	5.204170427930421e-17	2.4936649967166602e-17
1dcnn	8192	1	-0.0008532423208190594	2.4936649967166602e-17
1dcnn	9001	-1	0.00034626038781170737	0.0015186028853455512
1dcnn	9001	1	7.28583859910259e-17	6.938893903907228e-17
1dcnn	9999	-1	3.469446951953614e-17	0.0
1dcnn	9999	1	3.469446951953614e-17	0.0
1dcnn	11111	-1	0.0006369426751592772	0.0009857072449482862
1dcnn	11111	1	-0.0025477707006369005	2.7755575615628914e-17
1dcnn	12345	-1	5.117434254131581e-17	2.688821387764051e-17
1dcnn	12345	1	5.117434254131581e-17	2.688821387764051e-17
1dcnn	13579	-1	7.632783294297951e-17	4.163336342344337e-17
1dcnn	13579	1	7.632783294297951e-17	-0.0004933399111987716
1dcnn	14142	-1	3.2526065174565133e-18	0.0
1dcnn	14142	1	3.2526065174565133e-18	0.0
1dcnn	15926	-1	1.3877787807814457e-17	2.3418766925686896e-17
1dcnn	15926	1	1.3877787807814457e-17	2.3418766925686896e-17
1dcnn	16384	-1	8.326672684688674e-17	6.938893903907228e-18
1dcnn	16384	1	8.326672684688674e-17	6.938893903907228e-18
eeg_conformer	42	-1	2.7755575615628914e-17	3.469446951953614e-17
eeg_conformer	42	1	2.7755575615628914e-17	3.469446951953614e-17
eeg_conformer	123	-1	0.0	0.0
eeg_conformer	123	1	0.0	0.0
eeg_conformer	456	-1	2.42861286636753e-17	6.591949208711867e-17
eeg_conformer	456	1	2.42861286636753e-17	6.591949208711867e-17
eeg_conformer	789	-1	8.326672684688674e-17	0.0
eeg_conformer	789	1	8.326672684688674e-17	0.0
eeg_conformer	1024	-1	2.949029909160572e-17	6.938893903907228e-17
eeg_conformer	1024	1	2.949029909160572e-17	6.938893903907228e-17
eeg_conformer	2025	-1	5.377642775528102e-17	6.938893903907228e-18
eeg_conformer	2025	1	5.377642775528102e-17	6.938893903907228e-18
eeg_conformer	3141	-1	9.540979117872439e-17	8.955509944730267e-17
eeg_conformer	3141	1	9.540979117872439e-17	8.955509944730267e-17
eeg_conformer	4096	-1	8.326672684688674e-17	4.85722573273506e-17
eeg_conformer	4096	1	8.326672684688674e-17	4.85722573273506e-17
eeg_conformer	5555	-1	3.642919299551295e-17	5.551115123125783e-17
eeg_conformer	5555	1	3.642919299551295e-17	5.551115123125783e-17
eeg_conformer	6174	-1	5.551115123125783e-17	2.42861286636753e-17
eeg_conformer	6174	1	5.551115123125783e-17	2.42861286636753e-17
eeg_conformer	7077	-1	2.42861286636753e-17	7.37257477290143e-17
eeg_conformer	7077	1	2.42861286636753e-17	7.37257477290143e-17
eeg_conformer	8192	-1	1.2685165418080402e-17	0.0
eeg_conformer	8192	1	1.2685165418080402e-17	0.0
eeg_conformer	9001	-1	9.540979117872439e-17	1.0408340855860843e-17
eeg_conformer	9001	1	9.540979117872439e-17	1.0408340855860843e-17
eeg_conformer	9999	-1	4.163336342344337e-17	0.0
eeg_conformer	9999	1	4.163336342344337e-17	0.0
eeg_conformer	11111	-1	1.3877787807814457e-17	2.688821387764051e-17
eeg_conformer	11111	1	1.3877787807814457e-17	2.688821387764051e-17
eeg_conformer	12345	-1	2.2985086056692694e-17	0.0
eeg_conformer	12345	1	2.2985086056692694e-17	0.0
eeg_conformer	13579	-1	9.71445146547012e-17	2.0816681711721685e-17
eeg_conformer	13579	1	9.71445146547012e-17	2.0816681711721685e-17
eeg_conformer	14142	-1	9.540979117872439e-18	0.0
eeg_conformer	14142	1	9.540979117872439e-18	0.0
eeg_conformer	15926	-1	4.85722573273506e-17	6.158268339717665e-17
eeg_conformer	15926	1	4.85722573273506e-17	6.158268339717665e-17
eeg_conformer	16384	-1	4.336808689942018e-17	6.418476861114186e-17
eeg_conformer	16384	1	4.336808689942018e-17	6.418476861114186e-17
