## Supplementary material for "Same pipelines, different answers: how evaluation design shapes EEG seizure prediction": Reproducibility archive (code, manifests and predictions): chb01_candidates.csv

case	file	start_sample	start_s	end_s	label	event_id	event_ids
chb01	chb01_01.edf	0	0.0	20.0	0	-1
chb01	chb01_01.edf	76800	300.0	320.0	0	-1
chb01	chb01_01.edf	153600	600.0	620.0	0	-1
chb01	chb01_01.edf	230400	900.0	920.0	0	-1
chb01	chb01_01.edf	307200	1200.0	1220.0	0	-1
chb01	chb01_01.edf	384000	1500.0	1520.0	0	-1
chb01	chb01_01.edf	460800	1800.0	1820.0	0	-1
chb01	chb01_01.edf	537600	2100.0	2120.0	0	-1
chb01	chb01_01.edf	614400	2400.0	2420.0	0	-1
chb01	chb01_01.edf	691200	2700.0	2720.0	0	-1
chb01	chb01_01.edf	768000	3000.0	3020.0	0	-1
chb01	chb01_01.edf	844800	3300.0	3320.0	0	-1
chb01	chb01_02.edf	0	3603.0	3623.0	0	-1
chb01	chb01_02.edf	76800	3903.0	3923.0	0	-1
chb01	chb01_02.edf	153600	4203.0	4223.0	0	-1
chb01	chb01_02.edf	230400	4503.0	4523.0	0	-1
chb01	chb01_02.edf	307200	4803.0	4823.0	0	-1
chb01	chb01_02.edf	384000	5103.0	5123.0	0	-1
chb01	chb01_02.edf	460800	5403.0	5423.0	0	-1
chb01	chb01_02.edf	537600	5703.0	5723.0	0	-1
chb01	chb01_02.edf	614400	6003.0	6023.0	0	-1
chb01	chb01_02.edf	691200	6303.0	6323.0	0	-1
chb01	chb01_02.edf	768000	6603.0	6623.0	0	-1
chb01	chb01_02.edf	844800	6903.0	6923.0	0	-1
chb01	chb01_03.edf	0	7210.0	7230.0	0	-1
chb01	chb01_03.edf	76800	7510.0	7530.0	0	-1
chb01	chb01_03.edf	153600	7810.0	7830.0	0	-1
chb01	chb01_03.edf	230400	8110.0	8130.0	0	-1
chb01	chb01_03.edf	232960	8120.0	8140.0	0	-1
chb01	chb01_03.edf	235520	8130.0	8150.0	0	-1
chb01	chb01_03.edf	238080	8140.0	8160.0	0	-1
chb01	chb01_03.edf	240640	8150.0	8170.0	0	-1
chb01	chb01_03.edf	243200	8160.0	8180.0	0	-1
chb01	chb01_03.edf	245760	8170.0	8190.0	0	-1
chb01	chb01_03.edf	248320	8180.0	8200.0	0	-1
chb01	chb01_03.edf	250880	8190.0	8210.0	0	-1
chb01	chb01_03.edf	253440	8200.0	8220.0	0	-1
chb01	chb01_03.edf	256000	8210.0	8230.0	0	-1
chb01	chb01_03.edf	258560	8220.0	8240.0	0	-1
chb01	chb01_03.edf	261120	8230.0	8250.0	0	-1
chb01	chb01_03.edf	263680	8240.0	8260.0	0	-1
chb01	chb01_03.edf	266240	8250.0	8270.0	0	-1
chb01	chb01_03.edf	268800	8260.0	8280.0	0	-1
chb01	chb01_03.edf	271360	8270.0	8290.0	0	-1
chb01	chb01_03.edf	273920	8280.0	8300.0	0	-1
chb01	chb01_03.edf	276480	8290.0	8310.0	0	-1
chb01	chb01_03.edf	279040	8300.0	8320.0	0	-1
chb01	chb01_03.edf	281600	8310.0	8330.0	0	-1
chb01	chb01_03.edf	284160	8320.0	8340.0	0	-1
chb01	chb01_03.edf	286720	8330.0	8350.0	0	-1
chb01	chb01_03.edf	289280	8340.0	8360.0	0	-1
chb01	chb01_03.edf	291840	8350.0	8370.0	0	-1
chb01	chb01_03.edf	294400	8360.0	8380.0	0	-1
chb01	chb01_03.edf	296960	8370.0	8390.0	0	-1
chb01	chb01_03.edf	299520	8380.0	8400.0	0	-1
chb01	chb01_03.edf	307200	8410.0	8430.0	1	0	0
chb01	chb01_03.edf	309760	8420.0	8440.0	1	0	0
chb01	chb01_03.edf	312320	8430.0	8450.0	1	0	0
chb01	chb01_03.edf	314880	8440.0	8460.0	1	0	0
chb01	chb01_03.edf	317440	8450.0	8470.0	1	0	0
chb01	chb01_03.edf	320000	8460.0	8480.0	1	0	0
chb01	chb01_03.edf	322560	8470.0	8490.0	1	0	0
chb01	chb01_03.edf	325120	8480.0	8500.0	1	0	0
chb01	chb01_03.edf	327680	8490.0	8510.0	1	0	0
chb01	chb01_03.edf	330240	8500.0	8520.0	1	0	0
chb01	chb01_03.edf	332800	8510.0	8530.0	1	0	0
chb01	chb01_03.edf	335360	8520.0	8540.0	1	0	0
chb01	chb01_03.edf	337920	8530.0	8550.0	1	0	0
chb01	chb01_03.edf	340480	8540.0	8560.0	1	0	0
chb01	chb01_03.edf	343040	8550.0	8570.0	1	0	0
chb01	chb01_03.edf	345600	8560.0	8580.0	1	0	0
chb01	chb01_03.edf	348160	8570.0	8590.0	1	0	0
chb01	chb01_03.edf	350720	8580.0	8600.0	1	0	0
chb01	chb01_03.edf	353280	8590.0	8610.0	1	0	0
chb01	chb01_03.edf	355840	8600.0	8620.0	1	0	0
chb01	chb01_03.edf	358400	8610.0	8630.0	1	0	0
chb01	chb01_03.edf	360960	8620.0	8640.0	1	0	0
chb01	chb01_03.edf	363520	8630.0	8650.0	1	0	0
chb01	chb01_03.edf	366080	8640.0	8660.0	1	0	0
chb01	chb01_03.edf	368640	8650.0	8670.0	1	0	0
chb01	chb01_03.edf	371200	8660.0	8680.0	1	0	0
chb01	chb01_03.edf	373760	8670.0	8690.0	1	0	0
chb01	chb01_03.edf	376320	8680.0	8700.0	1	0	0
chb01	chb01_03.edf	378880	8690.0	8710.0	1	0	0
chb01	chb01_03.edf	381440	8700.0	8720.0	1	0	0
chb01	chb01_03.edf	384000	8710.0	8730.0	1	0	0
chb01	chb01_03.edf	386560	8720.0	8740.0	1	0	0
chb01	chb01_03.edf	389120	8730.0	8750.0	1	0	0
chb01	chb01_03.edf	391680	8740.0	8760.0	1	0	0
chb01	chb01_03.edf	394240	8750.0	8770.0	1	0	0
chb01	chb01_03.edf	396800	8760.0	8780.0	1	0	0
chb01	chb01_03.edf	399360	8770.0	8790.0	1	0	0
chb01	chb01_03.edf	401920	8780.0	8800.0	1	0	0
chb01	chb01_03.edf	404480	8790.0	8810.0	1	0	0
chb01	chb01_03.edf	407040	8800.0	8820.0	1	0	0
chb01	chb01_03.edf	409600	8810.0	8830.0	1	0	0
chb01	chb01_03.edf	412160	8820.0	8840.0	1	0	0
chb01	chb01_03.edf	414720	8830.0	8850.0	1	0	0
chb01	chb01_03.edf	417280	8840.0	8860.0	1	0	0
chb01	chb01_03.edf	419840	8850.0	8870.0	1	0	0
chb01	chb01_03.edf	422400	8860.0	8880.0	1	0	0
chb01	chb01_03.edf	424960	8870.0	8890.0	1	0	0
chb01	chb01_03.edf	427520	8880.0	8900.0	1	0	0
chb01	chb01_03.edf	430080	8890.0	8910.0	1	0	0
chb01	chb01_03.edf	432640	8900.0	8920.0	1	0	0
chb01	chb01_03.edf	435200	8910.0	8930.0	1	0	0
chb01	chb01_03.edf	437760	8920.0	8940.0	1	0	0
chb01	chb01_03.edf	440320	8930.0	8950.0	1	0	0
chb01	chb01_03.edf	442880	8940.0	8960.0	1	0	0
chb01	chb01_03.edf	445440	8950.0	8970.0	1	0	0
chb01	chb01_03.edf	448000	8960.0	8980.0	1	0	0
chb01	chb01_03.edf	450560	8970.0	8990.0	1	0	0
chb01	chb01_03.edf	453120	8980.0	9000.0	1	0	0
chb01	chb01_03.edf	455680	8990.0	9010.0	1	0	0
chb01	chb01_03.edf	458240	9000.0	9020.0	1	0	0
chb01	chb01_03.edf	460800	9010.0	9030.0	1	0	0
chb01	chb01_03.edf	463360	9020.0	9040.0	1	0	0
chb01	chb01_03.edf	465920	9030.0	9050.0	1	0	0
chb01	chb01_03.edf	468480	9040.0	9060.0	1	0	0
chb01	chb01_03.edf	471040	9050.0	9070.0	1	0	0
chb01	chb01_03.edf	473600	9060.0	9080.0	1	0	0
chb01	chb01_03.edf	476160	9070.0	9090.0	1	0	0
chb01	chb01_03.edf	478720	9080.0	9100.0	1	0	0
chb01	chb01_03.edf	481280	9090.0	9110.0	1	0	0
chb01	chb01_03.edf	483840	9100.0	9120.0	1	0	0
chb01	chb01_03.edf	486400	9110.0	9130.0	1	0	0
chb01	chb01_03.edf	488960	9120.0	9140.0	1	0	0
chb01	chb01_03.edf	491520	9130.0	9150.0	1	0	0
chb01	chb01_03.edf	494080	9140.0	9160.0	1	0	0
chb01	chb01_03.edf	496640	9150.0	9170.0	1	0	0
chb01	chb01_03.edf	499200	9160.0	9180.0	1	0	0
chb01	chb01_03.edf	501760	9170.0	9190.0	1	0	0
chb01	chb01_03.edf	504320	9180.0	9200.0	1	0	0
chb01	chb01_03.edf	506880	9190.0	9210.0	1	0	0
chb01	chb01_03.edf	509440	9200.0	9220.0	1	0	0
chb01	chb01_03.edf	512000	9210.0	9230.0	1	0	0
chb01	chb01_03.edf	514560	9220.0	9240.0	1	0	0
chb01	chb01_03.edf	517120	9230.0	9250.0	1	0	0
chb01	chb01_03.edf	519680	9240.0	9260.0	1	0	0
chb01	chb01_03.edf	522240	9250.0	9270.0	1	0	0
chb01	chb01_03.edf	524800	9260.0	9280.0	1	0	0
chb01	chb01_03.edf	527360	9270.0	9290.0	1	0	0
chb01	chb01_03.edf	529920	9280.0	9300.0	1	0	0
chb01	chb01_03.edf	532480	9290.0	9310.0	1	0	0
chb01	chb01_03.edf	535040	9300.0	9320.0	1	0	0
chb01	chb01_03.edf	537600	9310.0	9330.0	1	0	0
chb01	chb01_03.edf	540160	9320.0	9340.0	1	0	0
chb01	chb01_03.edf	542720	9330.0	9350.0	1	0	0
chb01	chb01_03.edf	545280	9340.0	9360.0	1	0	0
chb01	chb01_03.edf	547840	9350.0	9370.0	1	0	0
chb01	chb01_03.edf	550400	9360.0	9380.0	1	0	0
chb01	chb01_03.edf	552960	9370.0	9390.0	1	0	0
chb01	chb01_03.edf	555520	9380.0	9400.0	1	0	0
chb01	chb01_03.edf	558080	9390.0	9410.0	1	0	0
chb01	chb01_03.edf	560640	9400.0	9420.0	1	0	0
chb01	chb01_03.edf	563200	9410.0	9430.0	1	0	0
chb01	chb01_03.edf	565760	9420.0	9440.0	1	0	0
chb01	chb01_03.edf	568320	9430.0	9450.0	1	0	0
chb01	chb01_03.edf	570880	9440.0	9460.0	1	0	0
chb01	chb01_03.edf	573440	9450.0	9470.0	1	0	0
chb01	chb01_03.edf	576000	9460.0	9480.0	1	0	0
chb01	chb01_03.edf	578560	9470.0	9490.0	1	0	0
chb01	chb01_03.edf	581120	9480.0	9500.0	1	0	0
chb01	chb01_03.edf	583680	9490.0	9510.0	1	0	0
chb01	chb01_03.edf	586240	9500.0	9520.0	1	0	0
chb01	chb01_03.edf	588800	9510.0	9530.0	1	0	0
chb01	chb01_03.edf	591360	9520.0	9540.0	1	0	0
chb01	chb01_03.edf	593920	9530.0	9550.0	1	0	0
chb01	chb01_03.edf	596480	9540.0	9560.0	1	0	0
chb01	chb01_03.edf	599040	9550.0	9570.0	1	0	0
chb01	chb01_03.edf	601600	9560.0	9580.0	1	0	0
chb01	chb01_03.edf	604160	9570.0	9590.0	1	0	0
chb01	chb01_03.edf	606720	9580.0	9600.0	1	0	0
chb01	chb01_03.edf	609280	9590.0	9610.0	1	0	0
chb01	chb01_03.edf	611840	9600.0	9620.0	1	0	0
chb01	chb01_03.edf	614400	9610.0	9630.0	1	0	0
chb01	chb01_03.edf	616960	9620.0	9640.0	1	0	0
chb01	chb01_03.edf	619520	9630.0	9650.0	1	0	0
chb01	chb01_03.edf	622080	9640.0	9660.0	1	0	0
chb01	chb01_03.edf	624640	9650.0	9670.0	1	0	0
chb01	chb01_03.edf	627200	9660.0	9680.0	1	0	0
chb01	chb01_03.edf	629760	9670.0	9690.0	1	0	0
chb01	chb01_03.edf	632320	9680.0	9700.0	1	0	0
chb01	chb01_03.edf	634880	9690.0	9710.0	1	0	0
chb01	chb01_03.edf	637440	9700.0	9720.0	1	0	0
chb01	chb01_03.edf	640000	9710.0	9730.0	1	0	0
chb01	chb01_03.edf	642560	9720.0	9740.0	1	0	0
chb01	chb01_03.edf	645120	9730.0	9750.0	1	0	0
chb01	chb01_03.edf	647680	9740.0	9760.0	1	0	0
chb01	chb01_03.edf	650240	9750.0	9770.0	1	0	0
chb01	chb01_03.edf	652800	9760.0	9780.0	1	0	0
chb01	chb01_03.edf	655360	9770.0	9790.0	1	0	0
chb01	chb01_03.edf	657920	9780.0	9800.0	1	0	0
chb01	chb01_03.edf	660480	9790.0	9810.0	1	0	0
chb01	chb01_03.edf	663040	9800.0	9820.0	1	0	0
chb01	chb01_03.edf	665600	9810.0	9830.0	1	0	0
chb01	chb01_03.edf	668160	9820.0	9840.0	1	0	0
chb01	chb01_03.edf	670720	9830.0	9850.0	1	0	0
chb01	chb01_03.edf	673280	9840.0	9860.0	1	0	0
chb01	chb01_03.edf	675840	9850.0	9870.0	1	0	0
chb01	chb01_03.edf	678400	9860.0	9880.0	1	0	0
chb01	chb01_03.edf	680960	9870.0	9890.0	1	0	0
chb01	chb01_03.edf	683520	9880.0	9900.0	1	0	0
chb01	chb01_08.edf	375296	26712.0	26732.0	0	-1
chb01	chb01_08.edf	452096	27012.0	27032.0	0	-1
chb01	chb01_08.edf	528896	27312.0	27332.0	0	-1
chb01	chb01_08.edf	605696	27612.0	27632.0	0	-1
chb01	chb01_08.edf	682496	27912.0	27932.0	0	-1
chb01	chb01_08.edf	759296	28212.0	28232.0	0	-1
chb01	chb01_08.edf	836096	28512.0	28532.0	0	-1
chb01	chb01_08.edf	912896	28812.0	28832.0	0	-1
chb01	chb01_09.edf	0	28862.0	28882.0	0	-1
chb01	chb01_09.edf	76800	29162.0	29182.0	0	-1
chb01	chb01_09.edf	153600	29462.0	29482.0	0	-1
chb01	chb01_09.edf	230400	29762.0	29782.0	0	-1
chb01	chb01_09.edf	307200	30062.0	30082.0	0	-1
chb01	chb01_09.edf	384000	30362.0	30382.0	0	-1
chb01	chb01_09.edf	460800	30662.0	30682.0	0	-1
chb01	chb01_09.edf	537600	30962.0	30982.0	0	-1
chb01	chb01_09.edf	614400	31262.0	31282.0	0	-1
chb01	chb01_09.edf	691200	31562.0	31582.0	0	-1
chb01	chb01_09.edf	768000	31862.0	31882.0	0	-1
chb01	chb01_09.edf	844800	32162.0	32182.0	0	-1
chb01	chb01_10.edf	0	32473.0	32493.0	0	-1
chb01	chb01_10.edf	76800	32773.0	32793.0	0	-1
chb01	chb01_10.edf	153600	33073.0	33093.0	0	-1
chb01	chb01_10.edf	230400	33373.0	33393.0	0	-1
chb01	chb01_10.edf	307200	33673.0	33693.0	0	-1
chb01	chb01_10.edf	384000	33973.0	33993.0	0	-1
chb01	chb01_10.edf	460800	34273.0	34293.0	0	-1
chb01	chb01_10.edf	537600	34573.0	34593.0	0	-1
chb01	chb01_10.edf	614400	34873.0	34893.0	0	-1
chb01	chb01_10.edf	691200	35173.0	35193.0	0	-1
chb01	chb01_10.edf	768000	35473.0	35493.0	0	-1
chb01	chb01_10.edf	844800	35773.0	35793.0	0	-1
chb01	chb01_11.edf	0	36080.0	36100.0	0	-1
chb01	chb01_11.edf	76800	36380.0	36400.0	0	-1
chb01	chb01_11.edf	153600	36680.0	36700.0	0	-1
chb01	chb01_11.edf	230400	36980.0	37000.0	0	-1
chb01	chb01_11.edf	307200	37280.0	37300.0	0	-1
chb01	chb01_11.edf	384000	37580.0	37600.0	0	-1
chb01	chb01_11.edf	460800	37880.0	37900.0	0	-1
chb01	chb01_11.edf	537600	38180.0	38200.0	0	-1
chb01	chb01_11.edf	614400	38480.0	38500.0	0	-1
chb01	chb01_11.edf	691200	38780.0	38800.0	0	-1
chb01	chb01_11.edf	768000	39080.0	39100.0	0	-1
chb01	chb01_11.edf	844800	39380.0	39400.0	0	-1
chb01	chb01_12.edf	0	39688.0	39708.0	0	-1
chb01	chb01_12.edf	76800	39988.0	40008.0	0	-1
chb01	chb01_12.edf	153600	40288.0	40308.0	0	-1
chb01	chb01_12.edf	230400	40588.0	40608.0	0	-1
chb01	chb01_12.edf	307200	40888.0	40908.0	0	-1
chb01	chb01_12.edf	384000	41188.0	41208.0	0	-1
chb01	chb01_12.edf	460800	41488.0	41508.0	0	-1
chb01	chb01_12.edf	537600	41788.0	41808.0	0	-1
chb01	chb01_12.edf	614400	42088.0	42108.0	0	-1
chb01	chb01_12.edf	691200	42388.0	42408.0	0	-1
chb01	chb01_12.edf	768000	42688.0	42708.0	0	-1
chb01	chb01_12.edf	844800	42988.0	43008.0	0	-1
chb01	chb01_13.edf	0	43295.0	43315.0	0	-1
chb01	chb01_13.edf	76800	43595.0	43615.0	0	-1
chb01	chb01_13.edf	153600	43895.0	43915.0	0	-1
chb01	chb01_13.edf	230400	44195.0	44215.0	0	-1
chb01	chb01_13.edf	307200	44495.0	44515.0	0	-1
chb01	chb01_13.edf	384000	44795.0	44815.0	0	-1
chb01	chb01_13.edf	460800	45095.0	45115.0	0	-1
chb01	chb01_13.edf	537600	45395.0	45415.0	0	-1
chb01	chb01_13.edf	614400	45695.0	45715.0	0	-1
chb01	chb01_13.edf	691200	45995.0	46015.0	0	-1
chb01	chb01_13.edf	768000	46295.0	46315.0	0	-1
chb01	chb01_13.edf	844800	46595.0	46615.0	0	-1
chb01	chb01_14.edf	0	46903.0	46923.0	0	-1
chb01	chb01_14.edf	76800	47203.0	47223.0	0	-1
chb01	chb01_14.edf	153600	47503.0	47523.0	0	-1
chb01	chb01_14.edf	230400	47803.0	47823.0	0	-1
chb01	chb01_14.edf	307200	48103.0	48123.0	0	-1
chb01	chb01_14.edf	384000	48403.0	48423.0	0	-1
chb01	chb01_14.edf	460800	48703.0	48723.0	0	-1
chb01	chb01_14.edf	537600	49003.0	49023.0	0	-1
chb01	chb01_14.edf	614400	49303.0	49323.0	0	-1
chb01	chb01_14.edf	691200	49603.0	49623.0	0	-1
chb01	chb01_14.edf	768000	49903.0	49923.0	0	-1
chb01	chb01_14.edf	844800	50203.0	50223.0	0	-1
chb01	chb01_14.edf	847360	50213.0	50233.0	0	-1
chb01	chb01_14.edf	849920	50223.0	50243.0	0	-1
chb01	chb01_14.edf	852480	50233.0	50253.0	0	-1
chb01	chb01_14.edf	855040	50243.0	50263.0	0	-1
chb01	chb01_14.edf	857600	50253.0	50273.0	0	-1
chb01	chb01_14.edf	860160	50263.0	50283.0	0	-1
chb01	chb01_14.edf	862720	50273.0	50293.0	0	-1
chb01	chb01_14.edf	865280	50283.0	50303.0	0	-1
chb01	chb01_14.edf	867840	50293.0	50313.0	0	-1
chb01	chb01_14.edf	870400	50303.0	50323.0	0	-1
chb01	chb01_14.edf	872960	50313.0	50333.0	0	-1
chb01	chb01_14.edf	875520	50323.0	50343.0	0	-1
chb01	chb01_14.edf	878080	50333.0	50353.0	0	-1
chb01	chb01_14.edf	880640	50343.0	50363.0	0	-1
chb01	chb01_14.edf	883200	50353.0	50373.0	0	-1
chb01	chb01_14.edf	885760	50363.0	50383.0	0	-1
chb01	chb01_14.edf	888320	50373.0	50393.0	0	-1
chb01	chb01_14.edf	890880	50383.0	50403.0	0	-1
chb01	chb01_14.edf	893440	50393.0	50413.0	0	-1
chb01	chb01_14.edf	896000	50403.0	50423.0	0	-1
chb01	chb01_14.edf	898560	50413.0	50433.0	0	-1
chb01	chb01_14.edf	906240	50443.0	50463.0	1	2	2
chb01	chb01_14.edf	908800	50453.0	50473.0	1	2	2
chb01	chb01_14.edf	911360	50463.0	50483.0	1	2	2
chb01	chb01_14.edf	913920	50473.0	50493.0	1	2	2
chb01	chb01_14.edf	916480	50483.0	50503.0	1	2	2
chb01	chb01_15.edf	0	50510.0	50530.0	1	2	2
chb01	chb01_15.edf	2560	50520.0	50540.0	1	2	2
chb01	chb01_15.edf	5120	50530.0	50550.0	1	2	2
chb01	chb01_15.edf	7680	50540.0	50560.0	1	2	2
chb01	chb01_15.edf	10240	50550.0	50570.0	1	2	2
chb01	chb01_15.edf	12800	50560.0	50580.0	1	2	2
chb01	chb01_15.edf	15360	50570.0	50590.0	1	2	2
chb01	chb01_15.edf	17920	50580.0	50600.0	1	2	2
chb01	chb01_15.edf	20480	50590.0	50610.0	1	2	2
chb01	chb01_15.edf	23040	50600.0	50620.0	1	2	2
chb01	chb01_15.edf	25600	50610.0	50630.0	1	2	2
chb01	chb01_15.edf	28160	50620.0	50640.0	1	2	2
chb01	chb01_15.edf	30720	50630.0	50650.0	1	2	2
chb01	chb01_15.edf	33280	50640.0	50660.0	1	2	2
chb01	chb01_15.edf	35840	50650.0	50670.0	1	2	2
chb01	chb01_15.edf	38400	50660.0	50680.0	1	2	2
chb01	chb01_15.edf	40960	50670.0	50690.0	1	2	2
chb01	chb01_15.edf	43520	50680.0	50700.0	1	2	2
chb01	chb01_15.edf	46080	50690.0	50710.0	1	2	2
chb01	chb01_15.edf	48640	50700.0	50720.0	1	2	2
chb01	chb01_15.edf	51200	50710.0	50730.0	1	2	2
chb01	chb01_15.edf	53760	50720.0	50740.0	1	2	2
chb01	chb01_15.edf	56320	50730.0	50750.0	1	2	2
chb01	chb01_15.edf	58880	50740.0	50760.0	1	2	2
chb01	chb01_15.edf	61440	50750.0	50770.0	1	2	2
chb01	chb01_15.edf	64000	50760.0	50780.0	1	2	2
chb01	chb01_15.edf	66560	50770.0	50790.0	1	2	2
chb01	chb01_15.edf	69120	50780.0	50800.0	1	2	2
chb01	chb01_15.edf	71680	50790.0	50810.0	1	2	2
chb01	chb01_15.edf	74240	50800.0	50820.0	1	2	2
chb01	chb01_15.edf	76800	50810.0	50830.0	1	2	2
chb01	chb01_15.edf	79360	50820.0	50840.0	1	2	2
chb01	chb01_15.edf	81920	50830.0	50850.0	1	2	2
chb01	chb01_15.edf	84480	50840.0	50860.0	1	2	2
chb01	chb01_15.edf	87040	50850.0	50870.0	1	2	2
chb01	chb01_15.edf	89600	50860.0	50880.0	1	2	2
chb01	chb01_15.edf	92160	50870.0	50890.0	1	2	2
chb01	chb01_15.edf	94720	50880.0	50900.0	1	2	2
chb01	chb01_15.edf	97280	50890.0	50910.0	1	2	2
chb01	chb01_15.edf	99840	50900.0	50920.0	1	2	2
chb01	chb01_15.edf	102400	50910.0	50930.0	1	2	2
chb01	chb01_15.edf	104960	50920.0	50940.0	1	2	2
chb01	chb01_15.edf	107520	50930.0	50950.0	1	2	2
chb01	chb01_15.edf	110080	50940.0	50960.0	1	2	2
chb01	chb01_15.edf	112640	50950.0	50970.0	1	2	2
chb01	chb01_15.edf	115200	50960.0	50980.0	1	2	2
chb01	chb01_15.edf	117760	50970.0	50990.0	1	2	2
chb01	chb01_15.edf	120320	50980.0	51000.0	1	2	2
chb01	chb01_15.edf	122880	50990.0	51010.0	1	2	2
chb01	chb01_15.edf	125440	51000.0	51020.0	1	2	2
chb01	chb01_15.edf	128000	51010.0	51030.0	1	2	2
chb01	chb01_15.edf	130560	51020.0	51040.0	1	2	2
chb01	chb01_15.edf	133120	51030.0	51050.0	1	2	2
chb01	chb01_15.edf	135680	51040.0	51060.0	1	2	2
chb01	chb01_15.edf	138240	51050.0	51070.0	1	2	2
chb01	chb01_15.edf	140800	51060.0	51080.0	1	2	2
chb01	chb01_15.edf	143360	51070.0	51090.0	1	2	2
chb01	chb01_15.edf	145920	51080.0	51100.0	1	2	2
chb01	chb01_15.edf	148480	51090.0	51110.0	1	2	2
chb01	chb01_15.edf	151040	51100.0	51120.0	1	2	2
chb01	chb01_15.edf	153600	51110.0	51130.0	1	2	2
chb01	chb01_15.edf	156160	51120.0	51140.0	1	2	2
chb01	chb01_15.edf	158720	51130.0	51150.0	1	2	2
chb01	chb01_15.edf	161280	51140.0	51160.0	1	2	2
chb01	chb01_15.edf	163840	51150.0	51170.0	1	2	2
chb01	chb01_15.edf	166400	51160.0	51180.0	1	2	2
chb01	chb01_15.edf	168960	51170.0	51190.0	1	2	2
chb01	chb01_15.edf	171520	51180.0	51200.0	1	2	2
chb01	chb01_15.edf	174080	51190.0	51210.0	1	2	2
chb01	chb01_15.edf	176640	51200.0	51220.0	1	2	2
chb01	chb01_15.edf	179200	51210.0	51230.0	1	2	2
chb01	chb01_15.edf	181760	51220.0	51240.0	1	2	2
chb01	chb01_15.edf	184320	51230.0	51250.0	1	2	2
chb01	chb01_15.edf	186880	51240.0	51260.0	1	2	2
chb01	chb01_15.edf	189440	51250.0	51270.0	1	2	2
chb01	chb01_15.edf	192000	51260.0	51280.0	1	2	2
chb01	chb01_15.edf	194560	51270.0	51290.0	1	2	2
chb01	chb01_15.edf	197120	51280.0	51300.0	1	2	2
chb01	chb01_15.edf	199680	51290.0	51310.0	1	2	2
chb01	chb01_15.edf	202240	51300.0	51320.0	1	2	2
chb01	chb01_15.edf	204800	51310.0	51330.0	1	2	2
chb01	chb01_15.edf	207360	51320.0	51340.0	1	2	2
chb01	chb01_15.edf	209920	51330.0	51350.0	1	2	2
chb01	chb01_15.edf	212480	51340.0	51360.0	1	2	2
chb01	chb01_15.edf	215040	51350.0	51370.0	1	2	2
chb01	chb01_15.edf	217600	51360.0	51380.0	1	2	2
chb01	chb01_15.edf	220160	51370.0	51390.0	1	2	2
chb01	chb01_15.edf	222720	51380.0	51400.0	1	2	2
chb01	chb01_15.edf	225280	51390.0	51410.0	1	2	2
chb01	chb01_15.edf	227840	51400.0	51420.0	1	2	2
chb01	chb01_15.edf	230400	51410.0	51430.0	1	2	2
chb01	chb01_15.edf	232960	51420.0	51440.0	1	2	2
chb01	chb01_15.edf	235520	51430.0	51450.0	1	2	2
chb01	chb01_15.edf	238080	51440.0	51460.0	1	2	2
chb01	chb01_15.edf	240640	51450.0	51470.0	1	2	2
chb01	chb01_15.edf	243200	51460.0	51480.0	1	2	2
chb01	chb01_15.edf	245760	51470.0	51490.0	1	2	2
chb01	chb01_15.edf	248320	51480.0	51500.0	1	2	2
chb01	chb01_15.edf	250880	51490.0	51510.0	1	2	2
chb01	chb01_15.edf	253440	51500.0	51520.0	1	2	2
chb01	chb01_15.edf	256000	51510.0	51530.0	1	2	2
chb01	chb01_15.edf	258560	51520.0	51540.0	1	2	2
chb01	chb01_15.edf	261120	51530.0	51550.0	1	2	2
chb01	chb01_15.edf	263680	51540.0	51560.0	1	2	2
chb01	chb01_15.edf	266240	51550.0	51570.0	1	2	2
chb01	chb01_15.edf	268800	51560.0	51580.0	1	2	2
chb01	chb01_15.edf	271360	51570.0	51590.0	1	2	2
chb01	chb01_15.edf	273920	51580.0	51600.0	1	2	2
chb01	chb01_15.edf	276480	51590.0	51610.0	1	2	2
chb01	chb01_15.edf	279040	51600.0	51620.0	1	2	2
chb01	chb01_15.edf	281600	51610.0	51630.0	1	2	2
chb01	chb01_15.edf	284160	51620.0	51640.0	1	2	2
chb01	chb01_15.edf	286720	51630.0	51650.0	1	2	2
chb01	chb01_15.edf	289280	51640.0	51660.0	1	2	2
chb01	chb01_15.edf	291840	51650.0	51670.0	1	2	2
chb01	chb01_15.edf	294400	51660.0	51680.0	1	2	2
chb01	chb01_15.edf	296960	51670.0	51690.0	1	2	2
chb01	chb01_15.edf	299520	51680.0	51700.0	1	2	2
chb01	chb01_15.edf	302080	51690.0	51710.0	1	2	2
chb01	chb01_15.edf	304640	51700.0	51720.0	1	2	2
chb01	chb01_15.edf	307200	51710.0	51730.0	1	2	2
chb01	chb01_15.edf	309760	51720.0	51740.0	1	2	2
chb01	chb01_15.edf	312320	51730.0	51750.0	1	2	2
chb01	chb01_15.edf	314880	51740.0	51760.0	1	2	2
chb01	chb01_15.edf	317440	51750.0	51770.0	1	2	2
chb01	chb01_15.edf	320000	51760.0	51780.0	1	2	2
chb01	chb01_15.edf	322560	51770.0	51790.0	1	2	2
chb01	chb01_15.edf	325120	51780.0	51800.0	1	2	2
chb01	chb01_15.edf	327680	51790.0	51810.0	1	2	2
chb01	chb01_15.edf	330240	51800.0	51820.0	1	2	2
chb01	chb01_15.edf	332800	51810.0	51830.0	1	2	2
chb01	chb01_15.edf	335360	51820.0	51840.0	1	2	2
chb01	chb01_15.edf	337920	51830.0	51850.0	1	2	2
chb01	chb01_15.edf	340480	51840.0	51860.0	1	2	2
chb01	chb01_15.edf	343040	51850.0	51870.0	1	2	2
chb01	chb01_15.edf	345600	51860.0	51880.0	1	2	2
chb01	chb01_15.edf	348160	51870.0	51890.0	1	2	2
chb01	chb01_15.edf	350720	51880.0	51900.0	1	2	2
chb01	chb01_15.edf	353280	51890.0	51910.0	1	2	2
chb01	chb01_15.edf	355840	51900.0	51920.0	1	2	2
chb01	chb01_15.edf	358400	51910.0	51930.0	1	2	2
chb01	chb01_15.edf	360960	51920.0	51940.0	1	2	2
chb01	chb01_25.edf	100352	86272.0	86292.0	0	-1
chb01	chb01_25.edf	177152	86572.0	86592.0	0	-1
chb01	chb01_25.edf	253952	86872.0	86892.0	0	-1
chb01	chb01_25.edf	330752	87172.0	87192.0	0	-1
chb01	chb01_25.edf	407552	87472.0	87492.0	0	-1
chb01	chb01_25.edf	484352	87772.0	87792.0	0	-1
chb01	chb01_25.edf	561152	88072.0	88092.0	0	-1
chb01	chb01_25.edf	637952	88372.0	88392.0	0	-1
chb01	chb01_25.edf	714752	88672.0	88692.0	0	-1
chb01	chb01_25.edf	791552	88972.0	88992.0	0	-1
chb01	chb01_25.edf	868352	89272.0	89292.0	0	-1
chb01	chb01_25.edf	870912	89282.0	89302.0	0	-1
chb01	chb01_25.edf	873472	89292.0	89312.0	0	-1
chb01	chb01_25.edf	876032	89302.0	89322.0	0	-1
chb01	chb01_25.edf	878592	89312.0	89332.0	0	-1
chb01	chb01_25.edf	881152	89322.0	89342.0	0	-1
chb01	chb01_25.edf	883712	89332.0	89352.0	0	-1
chb01	chb01_25.edf	886272	89342.0	89362.0	0	-1
chb01	chb01_25.edf	888832	89352.0	89372.0	0	-1
chb01	chb01_25.edf	891392	89362.0	89382.0	0	-1
chb01	chb01_25.edf	893952	89372.0	89392.0	0	-1
chb01	chb01_25.edf	896512	89382.0	89402.0	0	-1
chb01	chb01_25.edf	899072	89392.0	89412.0	0	-1
chb01	chb01_25.edf	901632	89402.0	89422.0	0	-1
chb01	chb01_25.edf	904192	89412.0	89432.0	0	-1
chb01	chb01_25.edf	906752	89422.0	89442.0	0	-1
chb01	chb01_25.edf	909312	89432.0	89452.0	0	-1
chb01	chb01_25.edf	911872	89442.0	89462.0	0	-1
chb01	chb01_25.edf	914432	89452.0	89472.0	0	-1
chb01	chb01_26.edf	0	89488.0	89508.0	0	-1
chb01	chb01_26.edf	2560	89498.0	89518.0	0	-1
chb01	chb01_26.edf	5120	89508.0	89528.0	0	-1
chb01	chb01_26.edf	7680	89518.0	89538.0	0	-1
chb01	chb01_26.edf	10240	89528.0	89548.0	0	-1
chb01	chb01_26.edf	17920	89558.0	89578.0	1	6	6
chb01	chb01_26.edf	20480	89568.0	89588.0	1	6	6
chb01	chb01_26.edf	23040	89578.0	89598.0	1	6	6
chb01	chb01_26.edf	25600	89588.0	89608.0	1	6	6
chb01	chb01_26.edf	28160	89598.0	89618.0	1	6	6
chb01	chb01_26.edf	30720	89608.0	89628.0	1	6	6
chb01	chb01_26.edf	33280	89618.0	89638.0	1	6	6
chb01	chb01_26.edf	35840	89628.0	89648.0	1	6	6
chb01	chb01_26.edf	38400	89638.0	89658.0	1	6	6
chb01	chb01_26.edf	40960	89648.0	89668.0	1	6	6
chb01	chb01_26.edf	43520	89658.0	89678.0	1	6	6
chb01	chb01_26.edf	46080	89668.0	89688.0	1	6	6
chb01	chb01_26.edf	48640	89678.0	89698.0	1	6	6
chb01	chb01_26.edf	51200	89688.0	89708.0	1	6	6
chb01	chb01_26.edf	53760	89698.0	89718.0	1	6	6
chb01	chb01_26.edf	56320	89708.0	89728.0	1	6	6
chb01	chb01_26.edf	58880	89718.0	89738.0	1	6	6
chb01	chb01_26.edf	61440	89728.0	89748.0	1	6	6
chb01	chb01_26.edf	64000	89738.0	89758.0	1	6	6
chb01	chb01_26.edf	66560	89748.0	89768.0	1	6	6
chb01	chb01_26.edf	69120	89758.0	89778.0	1	6	6
chb01	chb01_26.edf	71680	89768.0	89788.0	1	6	6
chb01	chb01_26.edf	74240	89778.0	89798.0	1	6	6
chb01	chb01_26.edf	76800	89788.0	89808.0	1	6	6
chb01	chb01_26.edf	79360	89798.0	89818.0	1	6	6
chb01	chb01_26.edf	81920	89808.0	89828.0	1	6	6
chb01	chb01_26.edf	84480	89818.0	89838.0	1	6	6
chb01	chb01_26.edf	87040	89828.0	89848.0	1	6	6
chb01	chb01_26.edf	89600	89838.0	89858.0	1	6	6
chb01	chb01_26.edf	92160	89848.0	89868.0	1	6	6
chb01	chb01_26.edf	94720	89858.0	89878.0	1	6	6
chb01	chb01_26.edf	97280	89868.0	89888.0	1	6	6
chb01	chb01_26.edf	99840	89878.0	89898.0	1	6	6
chb01	chb01_26.edf	102400	89888.0	89908.0	1	6	6
chb01	chb01_26.edf	104960	89898.0	89918.0	1	6	6
chb01	chb01_26.edf	107520	89908.0	89928.0	1	6	6
chb01	chb01_26.edf	110080	89918.0	89938.0	1	6	6
chb01	chb01_26.edf	112640	89928.0	89948.0	1	6	6
chb01	chb01_26.edf	115200	89938.0	89958.0	1	6	6
chb01	chb01_26.edf	117760	89948.0	89968.0	1	6	6
chb01	chb01_26.edf	120320	89958.0	89978.0	1	6	6
chb01	chb01_26.edf	122880	89968.0	89988.0	1	6	6
chb01	chb01_26.edf	125440	89978.0	89998.0	1	6	6
chb01	chb01_26.edf	128000	89988.0	90008.0	1	6	6
chb01	chb01_26.edf	130560	89998.0	90018.0	1	6	6
chb01	chb01_26.edf	133120	90008.0	90028.0	1	6	6
chb01	chb01_26.edf	135680	90018.0	90038.0	1	6	6
chb01	chb01_26.edf	138240	90028.0	90048.0	1	6	6
chb01	chb01_26.edf	140800	90038.0	90058.0	1	6	6
chb01	chb01_26.edf	143360	90048.0	90068.0	1	6	6
chb01	chb01_26.edf	145920	90058.0	90078.0	1	6	6
chb01	chb01_26.edf	148480	90068.0	90088.0	1	6	6
chb01	chb01_26.edf	151040	90078.0	90098.0	1	6	6
chb01	chb01_26.edf	153600	90088.0	90108.0	1	6	6
chb01	chb01_26.edf	156160	90098.0	90118.0	1	6	6
chb01	chb01_26.edf	158720	90108.0	90128.0	1	6	6
chb01	chb01_26.edf	161280	90118.0	90138.0	1	6	6
chb01	chb01_26.edf	163840	90128.0	90148.0	1	6	6
chb01	chb01_26.edf	166400	90138.0	90158.0	1	6	6
chb01	chb01_26.edf	168960	90148.0	90168.0	1	6	6
chb01	chb01_26.edf	171520	90158.0	90178.0	1	6	6
chb01	chb01_26.edf	174080	90168.0	90188.0	1	6	6
chb01	chb01_26.edf	176640	90178.0	90198.0	1	6	6
chb01	chb01_26.edf	179200	90188.0	90208.0	1	6	6
chb01	chb01_26.edf	181760	90198.0	90218.0	1	6	6
chb01	chb01_26.edf	184320	90208.0	90228.0	1	6	6
chb01	chb01_26.edf	186880	90218.0	90238.0	1	6	6
chb01	chb01_26.edf	189440	90228.0	90248.0	1	6	6
chb01	chb01_26.edf	192000	90238.0	90258.0	1	6	6
chb01	chb01_26.edf	194560	90248.0	90268.0	1	6	6
chb01	chb01_26.edf	197120	90258.0	90278.0	1	6	6
chb01	chb01_26.edf	199680	90268.0	90288.0	1	6	6
chb01	chb01_26.edf	202240	90278.0	90298.0	1	6	6
chb01	chb01_26.edf	204800	90288.0	90308.0	1	6	6
chb01	chb01_26.edf	207360	90298.0	90318.0	1	6	6
chb01	chb01_26.edf	209920	90308.0	90328.0	1	6	6
chb01	chb01_26.edf	212480	90318.0	90338.0	1	6	6
chb01	chb01_26.edf	215040	90328.0	90348.0	1	6	6
chb01	chb01_26.edf	217600	90338.0	90358.0	1	6	6
chb01	chb01_26.edf	220160	90348.0	90368.0	1	6	6
chb01	chb01_26.edf	222720	90358.0	90378.0	1	6	6
chb01	chb01_26.edf	225280	90368.0	90388.0	1	6	6
chb01	chb01_26.edf	227840	90378.0	90398.0	1	6	6
chb01	chb01_26.edf	230400	90388.0	90408.0	1	6	6
chb01	chb01_26.edf	232960	90398.0	90418.0	1	6	6
chb01	chb01_26.edf	235520	90408.0	90428.0	1	6	6
chb01	chb01_26.edf	238080	90418.0	90438.0	1	6	6
chb01	chb01_26.edf	240640	90428.0	90448.0	1	6	6
chb01	chb01_26.edf	243200	90438.0	90458.0	1	6	6
chb01	chb01_26.edf	245760	90448.0	90468.0	1	6	6
chb01	chb01_26.edf	248320	90458.0	90478.0	1	6	6
chb01	chb01_26.edf	250880	90468.0	90488.0	1	6	6
chb01	chb01_26.edf	253440	90478.0	90498.0	1	6	6
chb01	chb01_26.edf	256000	90488.0	90508.0	1	6	6
chb01	chb01_26.edf	258560	90498.0	90518.0	1	6	6
chb01	chb01_26.edf	261120	90508.0	90528.0	1	6	6
chb01	chb01_26.edf	263680	90518.0	90538.0	1	6	6
chb01	chb01_26.edf	266240	90528.0	90548.0	1	6	6
chb01	chb01_26.edf	268800	90538.0	90558.0	1	6	6
chb01	chb01_26.edf	271360	90548.0	90568.0	1	6	6
chb01	chb01_26.edf	273920	90558.0	90578.0	1	6	6
chb01	chb01_26.edf	276480	90568.0	90588.0	1	6	6
chb01	chb01_26.edf	279040	90578.0	90598.0	1	6	6
chb01	chb01_26.edf	281600	90588.0	90608.0	1	6	6
chb01	chb01_26.edf	284160	90598.0	90618.0	1	6	6
chb01	chb01_26.edf	286720	90608.0	90628.0	1	6	6
chb01	chb01_26.edf	289280	90618.0	90638.0	1	6	6
chb01	chb01_26.edf	291840	90628.0	90648.0	1	6	6
chb01	chb01_26.edf	294400	90638.0	90658.0	1	6	6
chb01	chb01_26.edf	296960	90648.0	90668.0	1	6	6
chb01	chb01_26.edf	299520	90658.0	90678.0	1	6	6
chb01	chb01_26.edf	302080	90668.0	90688.0	1	6	6
chb01	chb01_26.edf	304640	90678.0	90698.0	1	6	6
chb01	chb01_26.edf	307200	90688.0	90708.0	1	6	6
chb01	chb01_26.edf	309760	90698.0	90718.0	1	6	6
chb01	chb01_26.edf	312320	90708.0	90728.0	1	6	6
chb01	chb01_26.edf	314880	90718.0	90738.0	1	6	6
chb01	chb01_26.edf	317440	90728.0	90748.0	1	6	6
chb01	chb01_26.edf	320000	90738.0	90758.0	1	6	6
chb01	chb01_26.edf	322560	90748.0	90768.0	1	6	6
chb01	chb01_26.edf	325120	90758.0	90778.0	1	6	6
chb01	chb01_26.edf	327680	90768.0	90788.0	1	6	6
chb01	chb01_26.edf	330240	90778.0	90798.0	1	6	6
chb01	chb01_26.edf	332800	90788.0	90808.0	1	6	6
chb01	chb01_26.edf	335360	90798.0	90818.0	1	6	6
chb01	chb01_26.edf	337920	90808.0	90828.0	1	6	6
chb01	chb01_26.edf	340480	90818.0	90838.0	1	6	6
chb01	chb01_26.edf	343040	90828.0	90848.0	1	6	6
chb01	chb01_26.edf	345600	90838.0	90858.0	1	6	6
chb01	chb01_26.edf	348160	90848.0	90868.0	1	6	6
chb01	chb01_26.edf	350720	90858.0	90878.0	1	6	6
chb01	chb01_26.edf	353280	90868.0	90888.0	1	6	6
chb01	chb01_26.edf	355840	90878.0	90898.0	1	6	6
chb01	chb01_26.edf	358400	90888.0	90908.0	1	6	6
chb01	chb01_26.edf	360960	90898.0	90918.0	1	6	6
chb01	chb01_26.edf	363520	90908.0	90928.0	1	6	6
chb01	chb01_26.edf	366080	90918.0	90938.0	1	6	6
chb01	chb01_26.edf	368640	90928.0	90948.0	1	6	6
chb01	chb01_26.edf	371200	90938.0	90958.0	1	6	6
chb01	chb01_26.edf	373760	90948.0	90968.0	1	6	6
chb01	chb01_26.edf	376320	90958.0	90978.0	1	6	6
chb01	chb01_26.edf	378880	90968.0	90988.0	1	6	6
chb01	chb01_26.edf	381440	90978.0	90998.0	1	6	6
chb01	chb01_26.edf	384000	90988.0	91008.0	1	6	6
chb01	chb01_26.edf	386560	90998.0	91018.0	1	6	6
chb01	chb01_26.edf	389120	91008.0	91028.0	1	6	6
chb01	chb01_26.edf	391680	91018.0	91038.0	1	6	6
chb01	chb01_26.edf	394240	91028.0	91048.0	1	6	6
chb01	chb01_32.edf	653568	105851.0	105871.0	0	-1
chb01	chb01_32.edf	730368	106151.0	106171.0	0	-1
chb01	chb01_32.edf	807168	106451.0	106471.0	0	-1
chb01	chb01_32.edf	883968	106751.0	106771.0	0	-1
chb01	chb01_33.edf	0	106905.0	106925.0	0	-1
chb01	chb01_33.edf	76800	107205.0	107225.0	0	-1
chb01	chb01_33.edf	153600	107505.0	107525.0	0	-1
chb01	chb01_33.edf	230400	107805.0	107825.0	0	-1
chb01	chb01_33.edf	307200	108105.0	108125.0	0	-1
chb01	chb01_33.edf	384000	108405.0	108425.0	0	-1
chb01	chb01_33.edf	460800	108705.0	108725.0	0	-1
chb01	chb01_33.edf	537600	109005.0	109025.0	0	-1
chb01	chb01_33.edf	614400	109305.0	109325.0	0	-1
chb01	chb01_33.edf	691200	109605.0	109625.0	0	-1
chb01	chb01_33.edf	768000	109905.0	109925.0	0	-1
chb01	chb01_33.edf	844800	110205.0	110225.0	0	-1
chb01	chb01_34.edf	0	110512.0	110532.0	0	-1
chb01	chb01_34.edf	76800	110812.0	110832.0	0	-1
chb01	chb01_34.edf	153600	111112.0	111132.0	0	-1
chb01	chb01_34.edf	230400	111412.0	111432.0	0	-1
chb01	chb01_34.edf	307200	111712.0	111732.0	0	-1
chb01	chb01_34.edf	384000	112012.0	112032.0	0	-1
chb01	chb01_34.edf	460800	112312.0	112332.0	0	-1
chb01	chb01_34.edf	537600	112612.0	112632.0	0	-1
chb01	chb01_34.edf	614400	112912.0	112932.0	0	-1
chb01	chb01_34.edf	691200	113212.0	113232.0	0	-1
chb01	chb01_34.edf	768000	113512.0	113532.0	0	-1
chb01	chb01_34.edf	844800	113812.0	113832.0	0	-1
chb01	chb01_36.edf	0	124309.0	124329.0	0	-1
chb01	chb01_36.edf	76800	124609.0	124629.0	0	-1
chb01	chb01_36.edf	153600	124909.0	124929.0	0	-1
chb01	chb01_36.edf	230400	125209.0	125229.0	0	-1
chb01	chb01_36.edf	307200	125509.0	125529.0	0	-1
chb01	chb01_36.edf	384000	125809.0	125829.0	0	-1
chb01	chb01_36.edf	460800	126109.0	126129.0	0	-1
chb01	chb01_36.edf	537600	126409.0	126429.0	0	-1
chb01	chb01_36.edf	614400	126709.0	126729.0	0	-1
chb01	chb01_36.edf	691200	127009.0	127029.0	0	-1
chb01	chb01_36.edf	768000	127309.0	127329.0	0	-1
chb01	chb01_36.edf	844800	127609.0	127629.0	0	-1
chb01	chb01_37.edf	0	127912.0	127932.0	0	-1
chb01	chb01_37.edf	76800	128212.0	128232.0	0	-1
chb01	chb01_37.edf	153600	128512.0	128532.0	0	-1
chb01	chb01_37.edf	230400	128812.0	128832.0	0	-1
chb01	chb01_37.edf	307200	129112.0	129132.0	0	-1
chb01	chb01_37.edf	384000	129412.0	129432.0	0	-1
chb01	chb01_37.edf	460800	129712.0	129732.0	0	-1
chb01	chb01_37.edf	537600	130012.0	130032.0	0	-1
chb01	chb01_37.edf	614400	130312.0	130332.0	0	-1
chb01	chb01_37.edf	691200	130612.0	130632.0	0	-1
chb01	chb01_37.edf	768000	130912.0	130932.0	0	-1
chb01	chb01_37.edf	844800	131212.0	131232.0	0	-1
chb01	chb01_38.edf	0	131519.0	131539.0	0	-1
chb01	chb01_38.edf	76800	131819.0	131839.0	0	-1
chb01	chb01_38.edf	153600	132119.0	132139.0	0	-1
chb01	chb01_38.edf	230400	132419.0	132439.0	0	-1
chb01	chb01_38.edf	307200	132719.0	132739.0	0	-1
chb01	chb01_38.edf	384000	133019.0	133039.0	0	-1
chb01	chb01_38.edf	460800	133319.0	133339.0	0	-1
chb01	chb01_38.edf	537600	133619.0	133639.0	0	-1
chb01	chb01_38.edf	614400	133919.0	133939.0	0	-1
chb01	chb01_38.edf	691200	134219.0	134239.0	0	-1
chb01	chb01_38.edf	768000	134519.0	134539.0	0	-1
chb01	chb01_38.edf	844800	134819.0	134839.0	0	-1
chb01	chb01_39.edf	0	135127.0	135147.0	0	-1
chb01	chb01_39.edf	76800	135427.0	135447.0	0	-1
chb01	chb01_39.edf	153600	135727.0	135747.0	0	-1
chb01	chb01_39.edf	230400	136027.0	136047.0	0	-1
chb01	chb01_39.edf	307200	136327.0	136347.0	0	-1
chb01	chb01_39.edf	384000	136627.0	136647.0	0	-1
chb01	chb01_39.edf	460800	136927.0	136947.0	0	-1
chb01	chb01_39.edf	537600	137227.0	137247.0	0	-1
chb01	chb01_39.edf	614400	137527.0	137547.0	0	-1
chb01	chb01_39.edf	691200	137827.0	137847.0	0	-1
chb01	chb01_39.edf	768000	138127.0	138147.0	0	-1
chb01	chb01_39.edf	844800	138427.0	138447.0	0	-1
chb01	chb01_40.edf	0	138734.0	138754.0	0	-1
chb01	chb01_40.edf	76800	139034.0	139054.0	0	-1
chb01	chb01_40.edf	153600	139334.0	139354.0	0	-1
chb01	chb01_40.edf	230400	139634.0	139654.0	0	-1
chb01	chb01_40.edf	307200	139934.0	139954.0	0	-1
chb01	chb01_40.edf	384000	140234.0	140254.0	0	-1
chb01	chb01_40.edf	460800	140534.0	140554.0	0	-1
chb01	chb01_40.edf	537600	140834.0	140854.0	0	-1
chb01	chb01_40.edf	614400	141134.0	141154.0	0	-1
chb01	chb01_40.edf	691200	141434.0	141454.0	0	-1
chb01	chb01_40.edf	768000	141734.0	141754.0	0	-1
chb01	chb01_40.edf	844800	142034.0	142054.0	0	-1
chb01	chb01_41.edf	0	142341.0	142361.0	0	-1
chb01	chb01_41.edf	76800	142641.0	142661.0	0	-1
chb01	chb01_41.edf	153600	142941.0	142961.0	0	-1
chb01	chb01_41.edf	230400	143241.0	143261.0	0	-1
chb01	chb01_41.edf	307200	143541.0	143561.0	0	-1
chb01	chb01_41.edf	384000	143841.0	143861.0	0	-1
chb01	chb01_41.edf	460800	144141.0	144161.0	0	-1
chb01	chb01_41.edf	537600	144441.0	144461.0	0	-1
chb01	chb01_41.edf	614400	144741.0	144761.0	0	-1
chb01	chb01_41.edf	691200	145041.0	145061.0	0	-1
chb01	chb01_41.edf	768000	145341.0	145361.0	0	-1
chb01	chb01_41.edf	844800	145641.0	145661.0	0	-1
chb01	chb01_42.edf	0	145948.0	145968.0	0	-1
chb01	chb01_42.edf	76800	146248.0	146268.0	0	-1
chb01	chb01_42.edf	153600	146548.0	146568.0	0	-1
chb01	chb01_42.edf	230400	146848.0	146868.0	0	-1
chb01	chb01_42.edf	307200	147148.0	147168.0	0	-1
chb01	chb01_42.edf	384000	147448.0	147468.0	0	-1
chb01	chb01_42.edf	460800	147748.0	147768.0	0	-1
chb01	chb01_42.edf	537600	148048.0	148068.0	0	-1
chb01	chb01_42.edf	614400	148348.0	148368.0	0	-1
chb01	chb01_42.edf	691200	148648.0	148668.0	0	-1
chb01	chb01_42.edf	768000	148948.0	148968.0	0	-1
chb01	chb01_42.edf	844800	149248.0	149268.0	0	-1
chb01	chb01_43.edf	0	149555.0	149575.0	0	-1
chb01	chb01_43.edf	76800	149855.0	149875.0	0	-1
chb01	chb01_43.edf	153600	150155.0	150175.0	0	-1
chb01	chb01_43.edf	230400	150455.0	150475.0	0	-1
chb01	chb01_43.edf	307200	150755.0	150775.0	0	-1
chb01	chb01_43.edf	384000	151055.0	151075.0	0	-1
chb01	chb01_43.edf	460800	151355.0	151375.0	0	-1
chb01	chb01_43.edf	537600	151655.0	151675.0	0	-1
chb01	chb01_43.edf	614400	151955.0	151975.0	0	-1
chb01	chb01_43.edf	691200	152255.0	152275.0	0	-1
chb01	chb01_43.edf	768000	152555.0	152575.0	0	-1
chb01	chb01_43.edf	844800	152855.0	152875.0	0	-1
chb01	chb01_46.edf	0	160377.0	160397.0	0	-1
chb01	chb01_46.edf	76800	160677.0	160697.0	0	-1
chb01	chb01_46.edf	153600	160977.0	160997.0	0	-1
chb01	chb01_46.edf	230400	161277.0	161297.0	0	-1
chb01	chb01_46.edf	307200	161577.0	161597.0	0	-1
chb01	chb01_46.edf	384000	161877.0	161897.0	0	-1
chb01	chb01_46.edf	460800	162177.0	162197.0	0	-1
chb01	chb01_46.edf	537600	162477.0	162497.0	0	-1
chb01	chb01_46.edf	614400	162777.0	162797.0	0	-1
chb01	chb01_46.edf	691200	163077.0	163097.0	0	-1
chb01	chb01_46.edf	768000	163377.0	163397.0	0	-1
chb01	chb01_46.edf	844800	163677.0	163697.0	0	-1
