## Supplementary material for "Same pipelines, different answers: how evaluation design shapes EEG seizure prediction": Reproducibility archive (code, manifests and predictions): chb02_candidates.csv

case	file	start_sample	start_s	end_s	label	event_id	event_ids
chb02	chb02_01.edf	0	0.0	20.0	0	-1
chb02	chb02_01.edf	76800	300.0	320.0	0	-1
chb02	chb02_01.edf	153600	600.0	620.0	0	-1
chb02	chb02_01.edf	230400	900.0	920.0	0	-1
chb02	chb02_01.edf	307200	1200.0	1220.0	0	-1
chb02	chb02_01.edf	384000	1500.0	1520.0	0	-1
chb02	chb02_01.edf	460800	1800.0	1820.0	0	-1
chb02	chb02_01.edf	537600	2100.0	2120.0	0	-1
chb02	chb02_01.edf	614400	2400.0	2420.0	0	-1
chb02	chb02_01.edf	691200	2700.0	2720.0	0	-1
chb02	chb02_01.edf	768000	3000.0	3020.0	0	-1
chb02	chb02_01.edf	844800	3300.0	3320.0	0	-1
chb02	chb02_02.edf	0	7210.0	7230.0	0	-1
chb02	chb02_02.edf	76800	7510.0	7530.0	0	-1
chb02	chb02_02.edf	153600	7810.0	7830.0	0	-1
chb02	chb02_02.edf	230400	8110.0	8130.0	0	-1
chb02	chb02_02.edf	307200	8410.0	8430.0	0	-1
chb02	chb02_02.edf	384000	8710.0	8730.0	0	-1
chb02	chb02_02.edf	460800	9010.0	9030.0	0	-1
chb02	chb02_02.edf	537600	9310.0	9330.0	0	-1
chb02	chb02_02.edf	614400	9610.0	9630.0	0	-1
chb02	chb02_02.edf	691200	9910.0	9930.0	0	-1
chb02	chb02_02.edf	768000	10210.0	10230.0	0	-1
chb02	chb02_02.edf	844800	10510.0	10530.0	0	-1
chb02	chb02_03.edf	0	10817.0	10837.0	0	-1
chb02	chb02_03.edf	76800	11117.0	11137.0	0	-1
chb02	chb02_03.edf	153600	11417.0	11437.0	0	-1
chb02	chb02_03.edf	230400	11717.0	11737.0	0	-1
chb02	chb02_03.edf	307200	12017.0	12037.0	0	-1
chb02	chb02_03.edf	384000	12317.0	12337.0	0	-1
chb02	chb02_03.edf	460800	12617.0	12637.0	0	-1
chb02	chb02_03.edf	537600	12917.0	12937.0	0	-1
chb02	chb02_03.edf	614400	13217.0	13237.0	0	-1
chb02	chb02_03.edf	691200	13517.0	13537.0	0	-1
chb02	chb02_03.edf	768000	13817.0	13837.0	0	-1
chb02	chb02_03.edf	844800	14117.0	14137.0	0	-1
chb02	chb02_04.edf	0	14424.0	14444.0	0	-1
chb02	chb02_04.edf	76800	14724.0	14744.0	0	-1
chb02	chb02_04.edf	153600	15024.0	15044.0	0	-1
chb02	chb02_04.edf	230400	15324.0	15344.0	0	-1
chb02	chb02_04.edf	307200	15624.0	15644.0	0	-1
chb02	chb02_04.edf	384000	15924.0	15944.0	0	-1
chb02	chb02_04.edf	460800	16224.0	16244.0	0	-1
chb02	chb02_04.edf	537600	16524.0	16544.0	0	-1
chb02	chb02_04.edf	614400	16824.0	16844.0	0	-1
chb02	chb02_04.edf	691200	17124.0	17144.0	0	-1
chb02	chb02_04.edf	768000	17424.0	17444.0	0	-1
chb02	chb02_04.edf	844800	17724.0	17744.0	0	-1
chb02	chb02_05.edf	0	18031.0	18051.0	0	-1
chb02	chb02_05.edf	76800	18331.0	18351.0	0	-1
chb02	chb02_05.edf	153600	18631.0	18651.0	0	-1
chb02	chb02_05.edf	230400	18931.0	18951.0	0	-1
chb02	chb02_05.edf	307200	19231.0	19251.0	0	-1
chb02	chb02_05.edf	384000	19531.0	19551.0	0	-1
chb02	chb02_05.edf	460800	19831.0	19851.0	0	-1
chb02	chb02_05.edf	537600	20131.0	20151.0	0	-1
chb02	chb02_05.edf	614400	20431.0	20451.0	0	-1
chb02	chb02_05.edf	691200	20731.0	20751.0	0	-1
chb02	chb02_05.edf	768000	21031.0	21051.0	0	-1
chb02	chb02_05.edf	844800	21331.0	21351.0	0	-1
chb02	chb02_06.edf	0	21639.0	21659.0	0	-1
chb02	chb02_06.edf	76800	21939.0	21959.0	0	-1
chb02	chb02_06.edf	153600	22239.0	22259.0	0	-1
chb02	chb02_06.edf	230400	22539.0	22559.0	0	-1
chb02	chb02_06.edf	307200	22839.0	22859.0	0	-1
chb02	chb02_06.edf	384000	23139.0	23159.0	0	-1
chb02	chb02_06.edf	460800	23439.0	23459.0	0	-1
chb02	chb02_06.edf	537600	23739.0	23759.0	0	-1
chb02	chb02_06.edf	614400	24039.0	24059.0	0	-1
chb02	chb02_06.edf	691200	24339.0	24359.0	0	-1
chb02	chb02_06.edf	768000	24639.0	24659.0	0	-1
chb02	chb02_06.edf	844800	24939.0	24959.0	0	-1
chb02	chb02_07.edf	0	25246.0	25266.0	0	-1
chb02	chb02_07.edf	76800	25546.0	25566.0	0	-1
chb02	chb02_07.edf	153600	25846.0	25866.0	0	-1
chb02	chb02_07.edf	230400	26146.0	26166.0	0	-1
chb02	chb02_07.edf	307200	26446.0	26466.0	0	-1
chb02	chb02_07.edf	384000	26746.0	26766.0	0	-1
chb02	chb02_07.edf	460800	27046.0	27066.0	0	-1
chb02	chb02_07.edf	537600	27346.0	27366.0	0	-1
chb02	chb02_07.edf	614400	27646.0	27666.0	0	-1
chb02	chb02_07.edf	691200	27946.0	27966.0	0	-1
chb02	chb02_07.edf	768000	28246.0	28266.0	0	-1
chb02	chb02_07.edf	844800	28546.0	28566.0	0	-1
chb02	chb02_08.edf	0	28854.0	28874.0	0	-1
chb02	chb02_08.edf	76800	29154.0	29174.0	0	-1
chb02	chb02_08.edf	153600	29454.0	29474.0	0	-1
chb02	chb02_08.edf	230400	29754.0	29774.0	0	-1
chb02	chb02_08.edf	307200	30054.0	30074.0	0	-1
chb02	chb02_08.edf	384000	30354.0	30374.0	0	-1
chb02	chb02_08.edf	460800	30654.0	30674.0	0	-1
chb02	chb02_08.edf	537600	30954.0	30974.0	0	-1
chb02	chb02_08.edf	614400	31254.0	31274.0	0	-1
chb02	chb02_08.edf	691200	31554.0	31574.0	0	-1
chb02	chb02_08.edf	768000	31854.0	31874.0	0	-1
chb02	chb02_08.edf	844800	32154.0	32174.0	0	-1
chb02	chb02_09.edf	0	32461.0	32481.0	0	-1
chb02	chb02_09.edf	76800	32761.0	32781.0	0	-1
chb02	chb02_09.edf	153600	33061.0	33081.0	0	-1
chb02	chb02_09.edf	230400	33361.0	33381.0	0	-1
chb02	chb02_09.edf	307200	33661.0	33681.0	0	-1
chb02	chb02_09.edf	384000	33961.0	33981.0	0	-1
chb02	chb02_09.edf	460800	34261.0	34281.0	0	-1
chb02	chb02_09.edf	537600	34561.0	34581.0	0	-1
chb02	chb02_09.edf	614400	34861.0	34881.0	0	-1
chb02	chb02_09.edf	691200	35161.0	35181.0	0	-1
chb02	chb02_09.edf	768000	35461.0	35481.0	0	-1
chb02	chb02_09.edf	844800	35761.0	35781.0	0	-1
chb02	chb02_10.edf	0	36068.0	36088.0	0	-1
chb02	chb02_10.edf	76800	36368.0	36388.0	0	-1
chb02	chb02_10.edf	153600	36668.0	36688.0	0	-1
chb02	chb02_10.edf	230400	36968.0	36988.0	0	-1
chb02	chb02_10.edf	307200	37268.0	37288.0	0	-1
chb02	chb02_10.edf	384000	37568.0	37588.0	0	-1
chb02	chb02_10.edf	460800	37868.0	37888.0	0	-1
chb02	chb02_10.edf	537600	38168.0	38188.0	0	-1
chb02	chb02_10.edf	614400	38468.0	38488.0	0	-1
chb02	chb02_10.edf	691200	38768.0	38788.0	0	-1
chb02	chb02_10.edf	768000	39068.0	39088.0	0	-1
chb02	chb02_10.edf	844800	39368.0	39388.0	0	-1
chb02	chb02_11.edf	0	39676.0	39696.0	0	-1
chb02	chb02_11.edf	76800	39976.0	39996.0	0	-1
chb02	chb02_11.edf	153600	40276.0	40296.0	0	-1
chb02	chb02_11.edf	230400	40576.0	40596.0	0	-1
chb02	chb02_11.edf	307200	40876.0	40896.0	0	-1
chb02	chb02_11.edf	384000	41176.0	41196.0	0	-1
chb02	chb02_11.edf	460800	41476.0	41496.0	0	-1
chb02	chb02_11.edf	537600	41776.0	41796.0	0	-1
chb02	chb02_11.edf	614400	42076.0	42096.0	0	-1
chb02	chb02_11.edf	691200	42376.0	42396.0	0	-1
chb02	chb02_11.edf	768000	42676.0	42696.0	0	-1
chb02	chb02_11.edf	844800	42976.0	42996.0	0	-1
chb02	chb02_12.edf	0	43283.0	43303.0	0	-1
chb02	chb02_12.edf	76800	43583.0	43603.0	0	-1
chb02	chb02_12.edf	153600	43883.0	43903.0	0	-1
chb02	chb02_12.edf	230400	44183.0	44203.0	0	-1
chb02	chb02_12.edf	307200	44483.0	44503.0	0	-1
chb02	chb02_12.edf	384000	44783.0	44803.0	0	-1
chb02	chb02_12.edf	460800	45083.0	45103.0	0	-1
chb02	chb02_12.edf	537600	45383.0	45403.0	0	-1
chb02	chb02_12.edf	614400	45683.0	45703.0	0	-1
chb02	chb02_12.edf	691200	45983.0	46003.0	0	-1
chb02	chb02_12.edf	768000	46283.0	46303.0	0	-1
chb02	chb02_12.edf	844800	46583.0	46603.0	0	-1
chb02	chb02_13.edf	0	46890.0	46910.0	0	-1
chb02	chb02_13.edf	76800	47190.0	47210.0	0	-1
chb02	chb02_13.edf	153600	47490.0	47510.0	0	-1
chb02	chb02_13.edf	230400	47790.0	47810.0	0	-1
chb02	chb02_13.edf	307200	48090.0	48110.0	0	-1
chb02	chb02_13.edf	384000	48390.0	48410.0	0	-1
chb02	chb02_13.edf	460800	48690.0	48710.0	0	-1
chb02	chb02_13.edf	537600	48990.0	49010.0	0	-1
chb02	chb02_13.edf	614400	49290.0	49310.0	0	-1
chb02	chb02_13.edf	691200	49590.0	49610.0	0	-1
chb02	chb02_13.edf	768000	49890.0	49910.0	0	-1
chb02	chb02_13.edf	844800	50190.0	50210.0	0	-1
chb02	chb02_14.edf	0	50498.0	50518.0	0	-1
chb02	chb02_14.edf	76800	50798.0	50818.0	0	-1
chb02	chb02_14.edf	153600	51098.0	51118.0	0	-1
chb02	chb02_14.edf	230400	51398.0	51418.0	0	-1
chb02	chb02_14.edf	307200	51698.0	51718.0	0	-1
chb02	chb02_14.edf	384000	51998.0	52018.0	0	-1
chb02	chb02_14.edf	460800	52298.0	52318.0	0	-1
chb02	chb02_14.edf	537600	52598.0	52618.0	0	-1
chb02	chb02_14.edf	614400	52898.0	52918.0	0	-1
chb02	chb02_14.edf	691200	53198.0	53218.0	0	-1
chb02	chb02_14.edf	768000	53498.0	53518.0	0	-1
chb02	chb02_14.edf	844800	53798.0	53818.0	0	-1
chb02	chb02_15.edf	0	61319.0	61339.0	0	-1
chb02	chb02_15.edf	76800	61619.0	61639.0	0	-1
chb02	chb02_15.edf	153600	61919.0	61939.0	0	-1
chb02	chb02_15.edf	230400	62219.0	62239.0	0	-1
chb02	chb02_15.edf	307200	62519.0	62539.0	0	-1
chb02	chb02_15.edf	384000	62819.0	62839.0	0	-1
chb02	chb02_15.edf	460800	63119.0	63139.0	0	-1
chb02	chb02_15.edf	463360	63129.0	63149.0	0	-1
chb02	chb02_15.edf	465920	63139.0	63159.0	0	-1
chb02	chb02_15.edf	468480	63149.0	63169.0	0	-1
chb02	chb02_15.edf	471040	63159.0	63179.0	0	-1
chb02	chb02_15.edf	473600	63169.0	63189.0	0	-1
chb02	chb02_15.edf	476160	63179.0	63199.0	0	-1
chb02	chb02_15.edf	478720	63189.0	63209.0	0	-1
chb02	chb02_15.edf	481280	63199.0	63219.0	0	-1
chb02	chb02_15.edf	483840	63209.0	63229.0	0	-1
chb02	chb02_15.edf	486400	63219.0	63239.0	0	-1
chb02	chb02_15.edf	488960	63229.0	63249.0	0	-1
chb02	chb02_15.edf	496640	63259.0	63279.0	1	1	1
chb02	chb02_15.edf	499200	63269.0	63289.0	1	1	1
chb02	chb02_15.edf	501760	63279.0	63299.0	1	1	1
chb02	chb02_15.edf	504320	63289.0	63309.0	1	1	1
chb02	chb02_15.edf	506880	63299.0	63319.0	1	1	1
chb02	chb02_15.edf	509440	63309.0	63329.0	1	1	1
chb02	chb02_15.edf	512000	63319.0	63339.0	1	1	1
chb02	chb02_15.edf	514560	63329.0	63349.0	1	1	1
chb02	chb02_15.edf	517120	63339.0	63359.0	1	1	1
chb02	chb02_15.edf	519680	63349.0	63369.0	1	1	1
chb02	chb02_15.edf	522240	63359.0	63379.0	1	1	1
chb02	chb02_15.edf	524800	63369.0	63389.0	1	1	1
chb02	chb02_15.edf	527360	63379.0	63399.0	1	1	1
chb02	chb02_15.edf	529920	63389.0	63409.0	1	1	1
chb02	chb02_15.edf	532480	63399.0	63419.0	1	1	1
chb02	chb02_15.edf	535040	63409.0	63429.0	1	1	1
chb02	chb02_15.edf	537600	63419.0	63439.0	1	1	1
chb02	chb02_15.edf	540160	63429.0	63449.0	1	1	1
chb02	chb02_15.edf	542720	63439.0	63459.0	1	1	1
chb02	chb02_15.edf	545280	63449.0	63469.0	1	1	1
chb02	chb02_15.edf	547840	63459.0	63479.0	1	1	1
chb02	chb02_15.edf	550400	63469.0	63489.0	1	1	1
chb02	chb02_15.edf	552960	63479.0	63499.0	1	1	1
chb02	chb02_15.edf	555520	63489.0	63509.0	1	1	1
chb02	chb02_15.edf	558080	63499.0	63519.0	1	1	1
chb02	chb02_15.edf	560640	63509.0	63529.0	1	1	1
chb02	chb02_15.edf	563200	63519.0	63539.0	1	1	1
chb02	chb02_15.edf	565760	63529.0	63549.0	1	1	1
chb02	chb02_15.edf	568320	63539.0	63559.0	1	1	1
chb02	chb02_15.edf	570880	63549.0	63569.0	1	1	1
chb02	chb02_15.edf	573440	63559.0	63579.0	1	1	1
chb02	chb02_15.edf	576000	63569.0	63589.0	1	1	1
chb02	chb02_15.edf	578560	63579.0	63599.0	1	1	1
chb02	chb02_15.edf	581120	63589.0	63609.0	1	1	1
chb02	chb02_15.edf	583680	63599.0	63619.0	1	1	1
chb02	chb02_15.edf	586240	63609.0	63629.0	1	1	1
chb02	chb02_15.edf	588800	63619.0	63639.0	1	1	1
chb02	chb02_15.edf	591360	63629.0	63649.0	1	1	1
chb02	chb02_15.edf	593920	63639.0	63659.0	1	1	1
chb02	chb02_15.edf	596480	63649.0	63669.0	1	1	1
chb02	chb02_15.edf	599040	63659.0	63679.0	1	1	1
chb02	chb02_15.edf	601600	63669.0	63689.0	1	1	1
chb02	chb02_15.edf	604160	63679.0	63699.0	1	1	1
chb02	chb02_15.edf	606720	63689.0	63709.0	1	1	1
chb02	chb02_15.edf	609280	63699.0	63719.0	1	1	1
chb02	chb02_15.edf	611840	63709.0	63729.0	1	1	1
chb02	chb02_15.edf	614400	63719.0	63739.0	1	1	1
chb02	chb02_15.edf	616960	63729.0	63749.0	1	1	1
chb02	chb02_15.edf	619520	63739.0	63759.0	1	1	1
chb02	chb02_15.edf	622080	63749.0	63769.0	1	1	1
chb02	chb02_15.edf	624640	63759.0	63779.0	1	1	1
chb02	chb02_15.edf	627200	63769.0	63789.0	1	1	1
chb02	chb02_15.edf	629760	63779.0	63799.0	1	1	1
chb02	chb02_15.edf	632320	63789.0	63809.0	1	1	1
chb02	chb02_15.edf	634880	63799.0	63819.0	1	1	1
chb02	chb02_15.edf	637440	63809.0	63829.0	1	1	1
chb02	chb02_15.edf	640000	63819.0	63839.0	1	1	1
chb02	chb02_15.edf	642560	63829.0	63849.0	1	1	1
chb02	chb02_15.edf	645120	63839.0	63859.0	1	1	1
chb02	chb02_15.edf	647680	63849.0	63869.0	1	1	1
chb02	chb02_15.edf	650240	63859.0	63879.0	1	1	1
chb02	chb02_15.edf	652800	63869.0	63889.0	1	1	1
chb02	chb02_15.edf	655360	63879.0	63899.0	1	1	1
chb02	chb02_15.edf	657920	63889.0	63909.0	1	1	1
chb02	chb02_15.edf	660480	63899.0	63919.0	1	1	1
chb02	chb02_15.edf	663040	63909.0	63929.0	1	1	1
chb02	chb02_15.edf	665600	63919.0	63939.0	1	1	1
chb02	chb02_15.edf	668160	63929.0	63949.0	1	1	1
chb02	chb02_15.edf	670720	63939.0	63959.0	1	1	1
chb02	chb02_15.edf	673280	63949.0	63969.0	1	1	1
chb02	chb02_15.edf	675840	63959.0	63979.0	1	1	1
chb02	chb02_15.edf	678400	63969.0	63989.0	1	1	1
chb02	chb02_15.edf	680960	63979.0	63999.0	1	1	1
chb02	chb02_15.edf	683520	63989.0	64009.0	1	1	1
chb02	chb02_15.edf	686080	63999.0	64019.0	1	1	1
chb02	chb02_15.edf	688640	64009.0	64029.0	1	1	1
chb02	chb02_15.edf	691200	64019.0	64039.0	1	1	1
chb02	chb02_15.edf	693760	64029.0	64049.0	1	1	1
chb02	chb02_15.edf	696320	64039.0	64059.0	1	1	1
chb02	chb02_15.edf	698880	64049.0	64069.0	1	1	1
chb02	chb02_15.edf	701440	64059.0	64079.0	1	1	1
chb02	chb02_15.edf	704000	64069.0	64089.0	1	1	1
chb02	chb02_15.edf	706560	64079.0	64099.0	1	1	1
chb02	chb02_15.edf	709120	64089.0	64109.0	1	1	1
chb02	chb02_15.edf	711680	64099.0	64119.0	1	1	1
chb02	chb02_15.edf	714240	64109.0	64129.0	1	1	1
chb02	chb02_15.edf	716800	64119.0	64139.0	1	1	1
chb02	chb02_15.edf	719360	64129.0	64149.0	1	1	1
chb02	chb02_15.edf	721920	64139.0	64159.0	1	1	1
chb02	chb02_15.edf	724480	64149.0	64169.0	1	1	1
chb02	chb02_15.edf	727040	64159.0	64179.0	1	1	1
chb02	chb02_15.edf	729600	64169.0	64189.0	1	1	1
chb02	chb02_15.edf	732160	64179.0	64199.0	1	1	1
chb02	chb02_15.edf	734720	64189.0	64209.0	1	1	1
chb02	chb02_15.edf	737280	64199.0	64219.0	1	1	1
chb02	chb02_15.edf	739840	64209.0	64229.0	1	1	1
chb02	chb02_15.edf	742400	64219.0	64239.0	1	1	1
chb02	chb02_15.edf	744960	64229.0	64249.0	1	1	1
chb02	chb02_15.edf	747520	64239.0	64259.0	1	1	1
chb02	chb02_15.edf	750080	64249.0	64269.0	1	1	1
chb02	chb02_15.edf	752640	64259.0	64279.0	1	1	1
chb02	chb02_15.edf	755200	64269.0	64289.0	1	1	1
chb02	chb02_15.edf	757760	64279.0	64299.0	1	1	1
chb02	chb02_15.edf	760320	64289.0	64309.0	1	1	1
chb02	chb02_15.edf	762880	64299.0	64319.0	1	1	1
chb02	chb02_15.edf	765440	64309.0	64329.0	1	1	1
chb02	chb02_15.edf	768000	64319.0	64339.0	1	1	1
chb02	chb02_15.edf	770560	64329.0	64349.0	1	1	1
chb02	chb02_15.edf	773120	64339.0	64359.0	1	1	1
chb02	chb02_15.edf	775680	64349.0	64369.0	1	1	1
chb02	chb02_15.edf	778240	64359.0	64379.0	1	1	1
chb02	chb02_15.edf	780800	64369.0	64389.0	1	1	1
chb02	chb02_15.edf	783360	64379.0	64399.0	1	1	1
chb02	chb02_15.edf	785920	64389.0	64409.0	1	1	1
chb02	chb02_15.edf	788480	64399.0	64419.0	1	1	1
chb02	chb02_15.edf	791040	64409.0	64429.0	1	1	1
chb02	chb02_15.edf	793600	64419.0	64439.0	1	1	1
chb02	chb02_15.edf	796160	64429.0	64449.0	1	1	1
chb02	chb02_15.edf	798720	64439.0	64459.0	1	1	1
chb02	chb02_15.edf	801280	64449.0	64469.0	1	1	1
chb02	chb02_15.edf	803840	64459.0	64479.0	1	1	1
chb02	chb02_15.edf	806400	64469.0	64489.0	1	1	1
chb02	chb02_15.edf	808960	64479.0	64499.0	1	1	1
chb02	chb02_15.edf	811520	64489.0	64509.0	1	1	1
chb02	chb02_15.edf	814080	64499.0	64519.0	1	1	1
chb02	chb02_15.edf	816640	64509.0	64529.0	1	1	1
chb02	chb02_15.edf	819200	64519.0	64539.0	1	1	1
chb02	chb02_15.edf	821760	64529.0	64549.0	1	1	1
chb02	chb02_15.edf	824320	64539.0	64559.0	1	1	1
chb02	chb02_15.edf	826880	64549.0	64569.0	1	1	1
chb02	chb02_15.edf	829440	64559.0	64579.0	1	1	1
chb02	chb02_15.edf	832000	64569.0	64589.0	1	1	1
chb02	chb02_15.edf	834560	64579.0	64599.0	1	1	1
chb02	chb02_15.edf	837120	64589.0	64609.0	1	1	1
chb02	chb02_15.edf	839680	64599.0	64619.0	1	1	1
chb02	chb02_15.edf	842240	64609.0	64629.0	1	1	1
chb02	chb02_15.edf	844800	64619.0	64639.0	1	1	1
chb02	chb02_15.edf	847360	64629.0	64649.0	1	1	1
chb02	chb02_15.edf	849920	64639.0	64659.0	1	1	1
chb02	chb02_15.edf	852480	64649.0	64669.0	1	1	1
chb02	chb02_15.edf	855040	64659.0	64679.0	1	1	1
chb02	chb02_15.edf	857600	64669.0	64689.0	1	1	1
chb02	chb02_15.edf	860160	64679.0	64699.0	1	1	1
chb02	chb02_15.edf	862720	64689.0	64709.0	1	1	1
chb02	chb02_15.edf	865280	64699.0	64719.0	1	1	1
chb02	chb02_15.edf	867840	64709.0	64729.0	1	1	1
chb02	chb02_15.edf	870400	64719.0	64739.0	1	1	1
chb02	chb02_15.edf	872960	64729.0	64749.0	1	1	1
chb02	chb02_23.edf	0	99168.0	99188.0	0	-1
chb02	chb02_23.edf	76800	99468.0	99488.0	0	-1
chb02	chb02_23.edf	153600	99768.0	99788.0	0	-1
chb02	chb02_23.edf	230400	100068.0	100088.0	0	-1
chb02	chb02_23.edf	307200	100368.0	100388.0	0	-1
chb02	chb02_23.edf	384000	100668.0	100688.0	0	-1
chb02	chb02_23.edf	460800	100968.0	100988.0	0	-1
chb02	chb02_23.edf	537600	101268.0	101288.0	0	-1
chb02	chb02_23.edf	614400	101568.0	101588.0	0	-1
chb02	chb02_23.edf	691200	101868.0	101888.0	0	-1
chb02	chb02_23.edf	768000	102168.0	102188.0	0	-1
chb02	chb02_23.edf	844800	102468.0	102488.0	0	-1
chb02	chb02_24.edf	0	102781.0	102801.0	0	-1
chb02	chb02_24.edf	76800	103081.0	103101.0	0	-1
chb02	chb02_24.edf	153600	103381.0	103401.0	0	-1
chb02	chb02_24.edf	230400	103681.0	103701.0	0	-1
chb02	chb02_24.edf	307200	103981.0	104001.0	0	-1
chb02	chb02_24.edf	384000	104281.0	104301.0	0	-1
chb02	chb02_24.edf	460800	104581.0	104601.0	0	-1
chb02	chb02_24.edf	537600	104881.0	104901.0	0	-1
chb02	chb02_24.edf	614400	105181.0	105201.0	0	-1
chb02	chb02_24.edf	691200	105481.0	105501.0	0	-1
chb02	chb02_24.edf	768000	105781.0	105801.0	0	-1
chb02	chb02_24.edf	844800	106081.0	106101.0	0	-1
chb02	chb02_25.edf	0	106389.0	106409.0	0	-1
chb02	chb02_25.edf	76800	106689.0	106709.0	0	-1
chb02	chb02_25.edf	153600	106989.0	107009.0	0	-1
chb02	chb02_25.edf	230400	107289.0	107309.0	0	-1
chb02	chb02_25.edf	307200	107589.0	107609.0	0	-1
chb02	chb02_25.edf	384000	107889.0	107909.0	0	-1
chb02	chb02_25.edf	460800	108189.0	108209.0	0	-1
chb02	chb02_25.edf	537600	108489.0	108509.0	0	-1
chb02	chb02_25.edf	614400	108789.0	108809.0	0	-1
chb02	chb02_25.edf	691200	109089.0	109109.0	0	-1
chb02	chb02_25.edf	768000	109389.0	109409.0	0	-1
chb02	chb02_25.edf	844800	109689.0	109709.0	0	-1
chb02	chb02_26.edf	0	109996.0	110016.0	0	-1
chb02	chb02_26.edf	76800	110296.0	110316.0	0	-1
chb02	chb02_26.edf	153600	110596.0	110616.0	0	-1
chb02	chb02_26.edf	230400	110896.0	110916.0	0	-1
chb02	chb02_26.edf	307200	111196.0	111216.0	0	-1
chb02	chb02_26.edf	384000	111496.0	111516.0	0	-1
chb02	chb02_26.edf	460800	111796.0	111816.0	0	-1
chb02	chb02_26.edf	537600	112096.0	112116.0	0	-1
chb02	chb02_26.edf	614400	112396.0	112416.0	0	-1
chb02	chb02_26.edf	691200	112696.0	112716.0	0	-1
chb02	chb02_26.edf	768000	112996.0	113016.0	0	-1
chb02	chb02_26.edf	844800	113296.0	113316.0	0	-1
chb02	chb02_27.edf	0	113604.0	113624.0	0	-1
chb02	chb02_27.edf	76800	113904.0	113924.0	0	-1
chb02	chb02_27.edf	153600	114204.0	114224.0	0	-1
chb02	chb02_27.edf	230400	114504.0	114524.0	0	-1
chb02	chb02_27.edf	307200	114804.0	114824.0	0	-1
chb02	chb02_27.edf	384000	115104.0	115124.0	0	-1
chb02	chb02_27.edf	460800	115404.0	115424.0	0	-1
chb02	chb02_27.edf	537600	115704.0	115724.0	0	-1
chb02	chb02_27.edf	614400	116004.0	116024.0	0	-1
chb02	chb02_27.edf	691200	116304.0	116324.0	0	-1
chb02	chb02_27.edf	768000	116604.0	116624.0	0	-1
chb02	chb02_27.edf	844800	116904.0	116924.0	0	-1
chb02	chb02_28.edf	0	117211.0	117231.0	0	-1
chb02	chb02_28.edf	76800	117511.0	117531.0	0	-1
chb02	chb02_28.edf	153600	117811.0	117831.0	0	-1
chb02	chb02_28.edf	230400	118111.0	118131.0	0	-1
chb02	chb02_28.edf	307200	118411.0	118431.0	0	-1
chb02	chb02_28.edf	384000	118711.0	118731.0	0	-1
chb02	chb02_28.edf	460800	119011.0	119031.0	0	-1
chb02	chb02_28.edf	537600	119311.0	119331.0	0	-1
chb02	chb02_28.edf	614400	119611.0	119631.0	0	-1
chb02	chb02_28.edf	691200	119911.0	119931.0	0	-1
chb02	chb02_28.edf	768000	120211.0	120231.0	0	-1
chb02	chb02_28.edf	844800	120511.0	120531.0	0	-1
chb02	chb02_29.edf	0	120819.0	120839.0	0	-1
chb02	chb02_29.edf	76800	121119.0	121139.0	0	-1
chb02	chb02_29.edf	153600	121419.0	121439.0	0	-1
chb02	chb02_29.edf	230400	121719.0	121739.0	0	-1
chb02	chb02_29.edf	307200	122019.0	122039.0	0	-1
chb02	chb02_29.edf	384000	122319.0	122339.0	0	-1
chb02	chb02_29.edf	460800	122619.0	122639.0	0	-1
chb02	chb02_29.edf	537600	122919.0	122939.0	0	-1
chb02	chb02_29.edf	614400	123219.0	123239.0	0	-1
chb02	chb02_29.edf	691200	123519.0	123539.0	0	-1
chb02	chb02_29.edf	768000	123819.0	123839.0	0	-1
chb02	chb02_29.edf	844800	124119.0	124139.0	0	-1
chb02	chb02_30.edf	0	124426.0	124446.0	0	-1
chb02	chb02_30.edf	76800	124726.0	124746.0	0	-1
chb02	chb02_30.edf	153600	125026.0	125046.0	0	-1
chb02	chb02_30.edf	230400	125326.0	125346.0	0	-1
chb02	chb02_30.edf	307200	125626.0	125646.0	0	-1
chb02	chb02_30.edf	384000	125926.0	125946.0	0	-1
chb02	chb02_30.edf	460800	126226.0	126246.0	0	-1
chb02	chb02_30.edf	537600	126526.0	126546.0	0	-1
chb02	chb02_30.edf	614400	126826.0	126846.0	0	-1
chb02	chb02_30.edf	691200	127126.0	127146.0	0	-1
chb02	chb02_30.edf	768000	127426.0	127446.0	0	-1
chb02	chb02_30.edf	844800	127726.0	127746.0	0	-1
chb02	chb02_31.edf	0	128034.0	128054.0	0	-1
chb02	chb02_31.edf	76800	128334.0	128354.0	0	-1
chb02	chb02_31.edf	153600	128634.0	128654.0	0	-1
chb02	chb02_31.edf	230400	128934.0	128954.0	0	-1
chb02	chb02_31.edf	307200	129234.0	129254.0	0	-1
chb02	chb02_31.edf	384000	129534.0	129554.0	0	-1
chb02	chb02_31.edf	460800	129834.0	129854.0	0	-1
chb02	chb02_31.edf	537600	130134.0	130154.0	0	-1
chb02	chb02_31.edf	614400	130434.0	130454.0	0	-1
chb02	chb02_31.edf	691200	130734.0	130754.0	0	-1
chb02	chb02_31.edf	768000	131034.0	131054.0	0	-1
chb02	chb02_31.edf	844800	131334.0	131354.0	0	-1
chb02	chb02_32.edf	0	131641.0	131661.0	0	-1
chb02	chb02_32.edf	76800	131941.0	131961.0	0	-1
chb02	chb02_32.edf	153600	132241.0	132261.0	0	-1
chb02	chb02_32.edf	230400	132541.0	132561.0	0	-1
chb02	chb02_32.edf	307200	132841.0	132861.0	0	-1
chb02	chb02_32.edf	384000	133141.0	133161.0	0	-1
chb02	chb02_32.edf	460800	133441.0	133461.0	0	-1
chb02	chb02_32.edf	537600	133741.0	133761.0	0	-1
chb02	chb02_32.edf	614400	134041.0	134061.0	0	-1
chb02	chb02_32.edf	691200	134341.0	134361.0	0	-1
chb02	chb02_32.edf	768000	134641.0	134661.0	0	-1
chb02	chb02_32.edf	844800	134941.0	134961.0	0	-1
chb02	chb02_33.edf	0	135248.0	135268.0	0	-1
chb02	chb02_33.edf	76800	135548.0	135568.0	0	-1
chb02	chb02_33.edf	153600	135848.0	135868.0	0	-1
chb02	chb02_33.edf	230400	136148.0	136168.0	0	-1
chb02	chb02_33.edf	307200	136448.0	136468.0	0	-1
chb02	chb02_33.edf	384000	136748.0	136768.0	0	-1
chb02	chb02_33.edf	460800	137048.0	137068.0	0	-1
chb02	chb02_33.edf	537600	137348.0	137368.0	0	-1
chb02	chb02_33.edf	614400	137648.0	137668.0	0	-1
chb02	chb02_33.edf	691200	137948.0	137968.0	0	-1
chb02	chb02_33.edf	768000	138248.0	138268.0	0	-1
chb02	chb02_33.edf	844800	138548.0	138568.0	0	-1
chb02	chb02_34.edf	0	138856.0	138876.0	0	-1
chb02	chb02_34.edf	76800	139156.0	139176.0	0	-1
chb02	chb02_34.edf	153600	139456.0	139476.0	0	-1
chb02	chb02_34.edf	230400	139756.0	139776.0	0	-1
chb02	chb02_34.edf	307200	140056.0	140076.0	0	-1
chb02	chb02_34.edf	384000	140356.0	140376.0	0	-1
chb02	chb02_34.edf	460800	140656.0	140676.0	0	-1
chb02	chb02_34.edf	537600	140956.0	140976.0	0	-1
chb02	chb02_34.edf	614400	141256.0	141276.0	0	-1
chb02	chb02_34.edf	691200	141556.0	141576.0	0	-1
chb02	chb02_34.edf	768000	141856.0	141876.0	0	-1
chb02	chb02_34.edf	844800	142156.0	142176.0	0	-1
chb02	chb02_35.edf	0	142463.0	142483.0	0	-1
chb02	chb02_35.edf	76800	142763.0	142783.0	0	-1
chb02	chb02_35.edf	153600	143063.0	143083.0	0	-1
chb02	chb02_35.edf	230400	143363.0	143383.0	0	-1
chb02	chb02_35.edf	307200	143663.0	143683.0	0	-1
chb02	chb02_35.edf	384000	143963.0	143983.0	0	-1
chb02	chb02_35.edf	460800	144263.0	144283.0	0	-1
chb02	chb02_35.edf	537600	144563.0	144583.0	0	-1
chb02	chb02_35.edf	614400	144863.0	144883.0	0	-1
chb02	chb02_35.edf	691200	145163.0	145183.0	0	-1
chb02	chb02_35.edf	768000	145463.0	145483.0	0	-1
chb02	chb02_35.edf	844800	145763.0	145783.0	0	-1
