## Supplementary material for "Same pipelines, different answers: how evaluation design shapes EEG seizure prediction": Reproducibility archive (code, manifests and predictions): chb03_candidates.csv

case	file	start_sample	start_s	end_s	label	event_id	event_ids
chb03	chb03_01.edf	0	0.0	20.0	1	0	0
chb03	chb03_01.edf	2560	10.0	30.0	1	0	0
chb03	chb03_01.edf	5120	20.0	40.0	1	0	0
chb03	chb03_01.edf	7680	30.0	50.0	1	0	0
chb03	chb03_01.edf	10240	40.0	60.0	1	0	0
chb03	chb03_08.edf	559616	27432.0	27452.0	0	-1
chb03	chb03_08.edf	636416	27732.0	27752.0	0	-1
chb03	chb03_08.edf	713216	28032.0	28052.0	0	-1
chb03	chb03_08.edf	790016	28332.0	28352.0	0	-1
chb03	chb03_08.edf	866816	28632.0	28652.0	0	-1
chb03	chb03_09.edf	0	28854.0	28874.0	0	-1
chb03	chb03_09.edf	76800	29154.0	29174.0	0	-1
chb03	chb03_09.edf	153600	29454.0	29474.0	0	-1
chb03	chb03_09.edf	230400	29754.0	29774.0	0	-1
chb03	chb03_09.edf	307200	30054.0	30074.0	0	-1
chb03	chb03_09.edf	384000	30354.0	30374.0	0	-1
chb03	chb03_09.edf	460800	30654.0	30674.0	0	-1
chb03	chb03_09.edf	537600	30954.0	30974.0	0	-1
chb03	chb03_09.edf	614400	31254.0	31274.0	0	-1
chb03	chb03_09.edf	691200	31554.0	31574.0	0	-1
chb03	chb03_09.edf	768000	31854.0	31874.0	0	-1
chb03	chb03_09.edf	844800	32154.0	32174.0	0	-1
chb03	chb03_10.edf	0	32461.0	32481.0	0	-1
chb03	chb03_10.edf	76800	32761.0	32781.0	0	-1
chb03	chb03_10.edf	153600	33061.0	33081.0	0	-1
chb03	chb03_10.edf	230400	33361.0	33381.0	0	-1
chb03	chb03_10.edf	307200	33661.0	33681.0	0	-1
chb03	chb03_10.edf	384000	33961.0	33981.0	0	-1
chb03	chb03_10.edf	460800	34261.0	34281.0	0	-1
chb03	chb03_10.edf	537600	34561.0	34581.0	0	-1
chb03	chb03_10.edf	614400	34861.0	34881.0	0	-1
chb03	chb03_10.edf	691200	35161.0	35181.0	0	-1
chb03	chb03_10.edf	768000	35461.0	35481.0	0	-1
chb03	chb03_10.edf	844800	35761.0	35781.0	0	-1
chb03	chb03_11.edf	0	36068.0	36088.0	0	-1
chb03	chb03_11.edf	76800	36368.0	36388.0	0	-1
chb03	chb03_11.edf	153600	36668.0	36688.0	0	-1
chb03	chb03_11.edf	230400	36968.0	36988.0	0	-1
chb03	chb03_11.edf	307200	37268.0	37288.0	0	-1
chb03	chb03_11.edf	384000	37568.0	37588.0	0	-1
chb03	chb03_11.edf	460800	37868.0	37888.0	0	-1
chb03	chb03_11.edf	537600	38168.0	38188.0	0	-1
chb03	chb03_11.edf	614400	38468.0	38488.0	0	-1
chb03	chb03_11.edf	691200	38768.0	38788.0	0	-1
chb03	chb03_11.edf	768000	39068.0	39088.0	0	-1
chb03	chb03_11.edf	844800	39368.0	39388.0	0	-1
chb03	chb03_12.edf	0	39675.0	39695.0	0	-1
chb03	chb03_12.edf	76800	39975.0	39995.0	0	-1
chb03	chb03_12.edf	153600	40275.0	40295.0	0	-1
chb03	chb03_12.edf	230400	40575.0	40595.0	0	-1
chb03	chb03_12.edf	307200	40875.0	40895.0	0	-1
chb03	chb03_12.edf	384000	41175.0	41195.0	0	-1
chb03	chb03_12.edf	460800	41475.0	41495.0	0	-1
chb03	chb03_12.edf	537600	41775.0	41795.0	0	-1
chb03	chb03_12.edf	614400	42075.0	42095.0	0	-1
chb03	chb03_12.edf	691200	42375.0	42395.0	0	-1
chb03	chb03_12.edf	768000	42675.0	42695.0	0	-1
chb03	chb03_12.edf	844800	42975.0	42995.0	0	-1
chb03	chb03_13.edf	0	43283.0	43303.0	0	-1
chb03	chb03_13.edf	76800	43583.0	43603.0	0	-1
chb03	chb03_13.edf	153600	43883.0	43903.0	0	-1
chb03	chb03_13.edf	230400	44183.0	44203.0	0	-1
chb03	chb03_13.edf	307200	44483.0	44503.0	0	-1
chb03	chb03_13.edf	384000	44783.0	44803.0	0	-1
chb03	chb03_13.edf	460800	45083.0	45103.0	0	-1
chb03	chb03_13.edf	537600	45383.0	45403.0	0	-1
chb03	chb03_13.edf	614400	45683.0	45703.0	0	-1
chb03	chb03_13.edf	691200	45983.0	46003.0	0	-1
chb03	chb03_13.edf	768000	46283.0	46303.0	0	-1
chb03	chb03_13.edf	844800	46583.0	46603.0	0	-1
chb03	chb03_14.edf	0	46890.0	46910.0	0	-1
chb03	chb03_14.edf	76800	47190.0	47210.0	0	-1
chb03	chb03_14.edf	153600	47490.0	47510.0	0	-1
chb03	chb03_14.edf	230400	47790.0	47810.0	0	-1
chb03	chb03_14.edf	307200	48090.0	48110.0	0	-1
chb03	chb03_14.edf	384000	48390.0	48410.0	0	-1
chb03	chb03_14.edf	460800	48690.0	48710.0	0	-1
chb03	chb03_14.edf	537600	48990.0	49010.0	0	-1
chb03	chb03_14.edf	614400	49290.0	49310.0	0	-1
chb03	chb03_14.edf	691200	49590.0	49610.0	0	-1
chb03	chb03_14.edf	768000	49890.0	49910.0	0	-1
chb03	chb03_14.edf	844800	50190.0	50210.0	0	-1
chb03	chb03_15.edf	0	50497.0	50517.0	0	-1
chb03	chb03_15.edf	76800	50797.0	50817.0	0	-1
chb03	chb03_15.edf	153600	51097.0	51117.0	0	-1
chb03	chb03_15.edf	230400	51397.0	51417.0	0	-1
chb03	chb03_15.edf	307200	51697.0	51717.0	0	-1
chb03	chb03_15.edf	384000	51997.0	52017.0	0	-1
chb03	chb03_15.edf	460800	52297.0	52317.0	0	-1
chb03	chb03_15.edf	537600	52597.0	52617.0	0	-1
chb03	chb03_15.edf	614400	52897.0	52917.0	0	-1
chb03	chb03_15.edf	691200	53197.0	53217.0	0	-1
chb03	chb03_15.edf	768000	53497.0	53517.0	0	-1
chb03	chb03_15.edf	844800	53797.0	53817.0	0	-1
chb03	chb03_16.edf	0	54104.0	54124.0	0	-1
chb03	chb03_16.edf	76800	54404.0	54424.0	0	-1
chb03	chb03_16.edf	153600	54704.0	54724.0	0	-1
chb03	chb03_16.edf	230400	55004.0	55024.0	0	-1
chb03	chb03_16.edf	307200	55304.0	55324.0	0	-1
chb03	chb03_16.edf	384000	55604.0	55624.0	0	-1
chb03	chb03_16.edf	460800	55904.0	55924.0	0	-1
chb03	chb03_16.edf	537600	56204.0	56224.0	0	-1
chb03	chb03_16.edf	614400	56504.0	56524.0	0	-1
chb03	chb03_16.edf	691200	56804.0	56824.0	0	-1
chb03	chb03_16.edf	768000	57104.0	57124.0	0	-1
chb03	chb03_16.edf	844800	57404.0	57424.0	0	-1
chb03	chb03_17.edf	0	57711.0	57731.0	0	-1
chb03	chb03_17.edf	76800	58011.0	58031.0	0	-1
chb03	chb03_17.edf	153600	58311.0	58331.0	0	-1
chb03	chb03_17.edf	230400	58611.0	58631.0	0	-1
chb03	chb03_17.edf	307200	58911.0	58931.0	0	-1
chb03	chb03_17.edf	384000	59211.0	59231.0	0	-1
chb03	chb03_17.edf	460800	59511.0	59531.0	0	-1
chb03	chb03_17.edf	537600	59811.0	59831.0	0	-1
chb03	chb03_17.edf	614400	60111.0	60131.0	0	-1
chb03	chb03_17.edf	691200	60411.0	60431.0	0	-1
chb03	chb03_17.edf	768000	60711.0	60731.0	0	-1
chb03	chb03_17.edf	844800	61011.0	61031.0	0	-1
chb03	chb03_18.edf	0	61318.0	61338.0	0	-1
chb03	chb03_18.edf	76800	61618.0	61638.0	0	-1
chb03	chb03_18.edf	153600	61918.0	61938.0	0	-1
chb03	chb03_18.edf	230400	62218.0	62238.0	0	-1
chb03	chb03_18.edf	307200	62518.0	62538.0	0	-1
chb03	chb03_18.edf	384000	62818.0	62838.0	0	-1
chb03	chb03_18.edf	460800	63118.0	63138.0	0	-1
chb03	chb03_18.edf	537600	63418.0	63438.0	0	-1
chb03	chb03_18.edf	614400	63718.0	63738.0	0	-1
chb03	chb03_18.edf	691200	64018.0	64038.0	0	-1
chb03	chb03_18.edf	768000	64318.0	64338.0	0	-1
chb03	chb03_18.edf	844800	64618.0	64638.0	0	-1
chb03	chb03_19.edf	0	64926.0	64946.0	0	-1
chb03	chb03_19.edf	76800	65226.0	65246.0	0	-1
chb03	chb03_19.edf	153600	65526.0	65546.0	0	-1
chb03	chb03_19.edf	230400	65826.0	65846.0	0	-1
chb03	chb03_19.edf	307200	66126.0	66146.0	0	-1
chb03	chb03_19.edf	384000	66426.0	66446.0	0	-1
chb03	chb03_19.edf	460800	66726.0	66746.0	0	-1
chb03	chb03_19.edf	537600	67026.0	67046.0	0	-1
chb03	chb03_19.edf	614400	67326.0	67346.0	0	-1
chb03	chb03_19.edf	691200	67626.0	67646.0	0	-1
chb03	chb03_19.edf	768000	67926.0	67946.0	0	-1
chb03	chb03_19.edf	844800	68226.0	68246.0	0	-1
chb03	chb03_20.edf	0	68535.0	68555.0	0	-1
chb03	chb03_20.edf	76800	68835.0	68855.0	0	-1
chb03	chb03_20.edf	153600	69135.0	69155.0	0	-1
chb03	chb03_20.edf	230400	69435.0	69455.0	0	-1
chb03	chb03_20.edf	307200	69735.0	69755.0	0	-1
chb03	chb03_20.edf	384000	70035.0	70055.0	0	-1
chb03	chb03_20.edf	460800	70335.0	70355.0	0	-1
chb03	chb03_20.edf	537600	70635.0	70655.0	0	-1
chb03	chb03_20.edf	614400	70935.0	70955.0	0	-1
chb03	chb03_20.edf	691200	71235.0	71255.0	0	-1
chb03	chb03_20.edf	768000	71535.0	71555.0	0	-1
chb03	chb03_20.edf	844800	71835.0	71855.0	0	-1
chb03	chb03_21.edf	0	83695.0	83715.0	0	-1
chb03	chb03_21.edf	76800	83995.0	84015.0	0	-1
chb03	chb03_21.edf	153600	84295.0	84315.0	0	-1
chb03	chb03_21.edf	230400	84595.0	84615.0	0	-1
chb03	chb03_21.edf	307200	84895.0	84915.0	0	-1
chb03	chb03_21.edf	384000	85195.0	85215.0	0	-1
chb03	chb03_21.edf	460800	85495.0	85515.0	0	-1
chb03	chb03_21.edf	537600	85795.0	85815.0	0	-1
chb03	chb03_21.edf	614400	86095.0	86115.0	0	-1
chb03	chb03_21.edf	691200	86395.0	86415.0	0	-1
chb03	chb03_21.edf	768000	86695.0	86715.0	0	-1
chb03	chb03_21.edf	844800	86995.0	87015.0	0	-1
chb03	chb03_22.edf	0	87302.0	87322.0	0	-1
chb03	chb03_22.edf	76800	87602.0	87622.0	0	-1
chb03	chb03_22.edf	153600	87902.0	87922.0	0	-1
chb03	chb03_22.edf	230400	88202.0	88222.0	0	-1
chb03	chb03_22.edf	307200	88502.0	88522.0	0	-1
chb03	chb03_22.edf	384000	88802.0	88822.0	0	-1
chb03	chb03_22.edf	460800	89102.0	89122.0	0	-1
chb03	chb03_22.edf	537600	89402.0	89422.0	0	-1
chb03	chb03_22.edf	614400	89702.0	89722.0	0	-1
chb03	chb03_22.edf	691200	90002.0	90022.0	0	-1
chb03	chb03_22.edf	768000	90302.0	90322.0	0	-1
chb03	chb03_22.edf	844800	90602.0	90622.0	0	-1
chb03	chb03_23.edf	0	90909.0	90929.0	0	-1
chb03	chb03_23.edf	76800	91209.0	91229.0	0	-1
chb03	chb03_23.edf	153600	91509.0	91529.0	0	-1
chb03	chb03_23.edf	230400	91809.0	91829.0	0	-1
chb03	chb03_23.edf	307200	92109.0	92129.0	0	-1
chb03	chb03_23.edf	384000	92409.0	92429.0	0	-1
chb03	chb03_23.edf	460800	92709.0	92729.0	0	-1
chb03	chb03_23.edf	537600	93009.0	93029.0	0	-1
chb03	chb03_23.edf	614400	93309.0	93329.0	0	-1
chb03	chb03_23.edf	691200	93609.0	93629.0	0	-1
chb03	chb03_23.edf	768000	93909.0	93929.0	0	-1
chb03	chb03_23.edf	844800	94209.0	94229.0	0	-1
chb03	chb03_24.edf	0	98129.0	98149.0	0	-1
chb03	chb03_24.edf	76800	98429.0	98449.0	0	-1
chb03	chb03_24.edf	153600	98729.0	98749.0	0	-1
chb03	chb03_24.edf	230400	99029.0	99049.0	0	-1
chb03	chb03_24.edf	307200	99329.0	99349.0	0	-1
chb03	chb03_24.edf	384000	99629.0	99649.0	0	-1
chb03	chb03_24.edf	460800	99929.0	99949.0	0	-1
chb03	chb03_24.edf	537600	100229.0	100249.0	0	-1
chb03	chb03_24.edf	614400	100529.0	100549.0	0	-1
chb03	chb03_24.edf	691200	100829.0	100849.0	0	-1
chb03	chb03_24.edf	768000	101129.0	101149.0	0	-1
chb03	chb03_24.edf	844800	101429.0	101449.0	0	-1
chb03	chb03_25.edf	0	94521.0	94541.0	0	-1
chb03	chb03_25.edf	76800	94821.0	94841.0	0	-1
chb03	chb03_25.edf	153600	95121.0	95141.0	0	-1
chb03	chb03_25.edf	230400	95421.0	95441.0	0	-1
chb03	chb03_25.edf	307200	95721.0	95741.0	0	-1
chb03	chb03_25.edf	384000	96021.0	96041.0	0	-1
chb03	chb03_25.edf	460800	96321.0	96341.0	0	-1
chb03	chb03_25.edf	537600	96621.0	96641.0	0	-1
chb03	chb03_25.edf	614400	96921.0	96941.0	0	-1
chb03	chb03_25.edf	691200	97221.0	97241.0	0	-1
chb03	chb03_25.edf	768000	97521.0	97541.0	0	-1
chb03	chb03_25.edf	844800	97821.0	97841.0	0	-1
chb03	chb03_26.edf	0	101736.0	101756.0	0	-1
chb03	chb03_26.edf	76800	102036.0	102056.0	0	-1
chb03	chb03_26.edf	153600	102336.0	102356.0	0	-1
chb03	chb03_26.edf	230400	102636.0	102656.0	0	-1
chb03	chb03_26.edf	307200	102936.0	102956.0	0	-1
chb03	chb03_26.edf	384000	103236.0	103256.0	0	-1
chb03	chb03_26.edf	460800	103536.0	103556.0	0	-1
chb03	chb03_26.edf	537600	103836.0	103856.0	0	-1
chb03	chb03_26.edf	614400	104136.0	104156.0	0	-1
chb03	chb03_26.edf	691200	104436.0	104456.0	0	-1
chb03	chb03_26.edf	768000	104736.0	104756.0	0	-1
chb03	chb03_26.edf	844800	105036.0	105056.0	0	-1
chb03	chb03_27.edf	0	105344.0	105364.0	0	-1
chb03	chb03_27.edf	76800	105644.0	105664.0	0	-1
chb03	chb03_27.edf	153600	105944.0	105964.0	0	-1
chb03	chb03_27.edf	230400	106244.0	106264.0	0	-1
chb03	chb03_27.edf	307200	106544.0	106564.0	0	-1
chb03	chb03_27.edf	384000	106844.0	106864.0	0	-1
chb03	chb03_27.edf	460800	107144.0	107164.0	0	-1
chb03	chb03_27.edf	537600	107444.0	107464.0	0	-1
chb03	chb03_27.edf	614400	107744.0	107764.0	0	-1
chb03	chb03_27.edf	691200	108044.0	108064.0	0	-1
chb03	chb03_27.edf	768000	108344.0	108364.0	0	-1
chb03	chb03_27.edf	844800	108644.0	108664.0	0	-1
chb03	chb03_28.edf	0	108951.0	108971.0	0	-1
chb03	chb03_28.edf	76800	109251.0	109271.0	0	-1
chb03	chb03_28.edf	153600	109551.0	109571.0	0	-1
chb03	chb03_28.edf	230400	109851.0	109871.0	0	-1
chb03	chb03_28.edf	307200	110151.0	110171.0	0	-1
chb03	chb03_28.edf	384000	110451.0	110471.0	0	-1
chb03	chb03_28.edf	460800	110751.0	110771.0	0	-1
chb03	chb03_28.edf	537600	111051.0	111071.0	0	-1
chb03	chb03_28.edf	614400	111351.0	111371.0	0	-1
chb03	chb03_28.edf	691200	111651.0	111671.0	0	-1
chb03	chb03_28.edf	768000	111951.0	111971.0	0	-1
chb03	chb03_28.edf	844800	112251.0	112271.0	0	-1
chb03	chb03_29.edf	0	112558.0	112578.0	0	-1
chb03	chb03_29.edf	76800	112858.0	112878.0	0	-1
chb03	chb03_29.edf	153600	113158.0	113178.0	0	-1
chb03	chb03_29.edf	230400	113458.0	113478.0	0	-1
chb03	chb03_29.edf	307200	113758.0	113778.0	0	-1
chb03	chb03_29.edf	384000	114058.0	114078.0	0	-1
chb03	chb03_29.edf	460800	114358.0	114378.0	0	-1
chb03	chb03_29.edf	537600	114658.0	114678.0	0	-1
chb03	chb03_29.edf	614400	114958.0	114978.0	0	-1
chb03	chb03_29.edf	691200	115258.0	115278.0	0	-1
chb03	chb03_29.edf	768000	115558.0	115578.0	0	-1
chb03	chb03_29.edf	844800	115858.0	115878.0	0	-1
chb03	chb03_30.edf	0	116166.0	116186.0	0	-1
chb03	chb03_30.edf	76800	116466.0	116486.0	0	-1
chb03	chb03_30.edf	153600	116766.0	116786.0	0	-1
chb03	chb03_30.edf	230400	117066.0	117086.0	0	-1
chb03	chb03_30.edf	307200	117366.0	117386.0	0	-1
chb03	chb03_30.edf	384000	117666.0	117686.0	0	-1
chb03	chb03_30.edf	460800	117966.0	117986.0	0	-1
chb03	chb03_30.edf	537600	118266.0	118286.0	0	-1
chb03	chb03_30.edf	614400	118566.0	118586.0	0	-1
chb03	chb03_30.edf	691200	118866.0	118886.0	0	-1
chb03	chb03_30.edf	768000	119166.0	119186.0	0	-1
chb03	chb03_30.edf	844800	119466.0	119486.0	0	-1
chb03	chb03_31.edf	0	185201.0	185221.0	0	-1
chb03	chb03_31.edf	76800	185501.0	185521.0	0	-1
chb03	chb03_31.edf	153600	185801.0	185821.0	0	-1
chb03	chb03_31.edf	230400	186101.0	186121.0	0	-1
chb03	chb03_31.edf	307200	186401.0	186421.0	0	-1
chb03	chb03_31.edf	384000	186701.0	186721.0	0	-1
chb03	chb03_31.edf	460800	187001.0	187021.0	0	-1
chb03	chb03_31.edf	537600	187301.0	187321.0	0	-1
chb03	chb03_31.edf	614400	187601.0	187621.0	0	-1
chb03	chb03_31.edf	691200	187901.0	187921.0	0	-1
chb03	chb03_31.edf	768000	188201.0	188221.0	0	-1
chb03	chb03_31.edf	844800	188501.0	188521.0	0	-1
chb03	chb03_32.edf	0	188809.0	188829.0	0	-1
chb03	chb03_32.edf	76800	189109.0	189129.0	0	-1
chb03	chb03_32.edf	153600	189409.0	189429.0	0	-1
chb03	chb03_32.edf	230400	189709.0	189729.0	0	-1
chb03	chb03_32.edf	307200	190009.0	190029.0	0	-1
chb03	chb03_32.edf	384000	190309.0	190329.0	0	-1
chb03	chb03_32.edf	460800	190609.0	190629.0	0	-1
chb03	chb03_32.edf	537600	190909.0	190929.0	0	-1
chb03	chb03_32.edf	614400	191209.0	191229.0	0	-1
chb03	chb03_32.edf	691200	191509.0	191529.0	0	-1
chb03	chb03_32.edf	768000	191809.0	191829.0	0	-1
chb03	chb03_32.edf	844800	192109.0	192129.0	0	-1
chb03	chb03_33.edf	0	192416.0	192436.0	0	-1
chb03	chb03_33.edf	76800	192716.0	192736.0	0	-1
chb03	chb03_33.edf	153600	193016.0	193036.0	0	-1
chb03	chb03_33.edf	230400	193316.0	193336.0	0	-1
chb03	chb03_33.edf	307200	193616.0	193636.0	0	-1
chb03	chb03_33.edf	384000	193916.0	193936.0	0	-1
chb03	chb03_33.edf	460800	194216.0	194236.0	0	-1
chb03	chb03_33.edf	537600	194516.0	194536.0	0	-1
chb03	chb03_33.edf	614400	194816.0	194836.0	0	-1
chb03	chb03_33.edf	691200	195116.0	195136.0	0	-1
chb03	chb03_33.edf	768000	195416.0	195436.0	0	-1
chb03	chb03_33.edf	844800	195716.0	195736.0	0	-1
chb03	chb03_34.edf	0	217667.0	217687.0	0	-1
chb03	chb03_34.edf	2560	217677.0	217697.0	0	-1
chb03	chb03_34.edf	5120	217687.0	217707.0	0	-1
chb03	chb03_34.edf	7680	217697.0	217717.0	0	-1
chb03	chb03_34.edf	10240	217707.0	217727.0	0	-1
chb03	chb03_34.edf	12800	217717.0	217737.0	0	-1
chb03	chb03_34.edf	15360	217727.0	217747.0	0	-1
chb03	chb03_34.edf	17920	217737.0	217757.0	0	-1
chb03	chb03_34.edf	20480	217747.0	217767.0	0	-1
chb03	chb03_34.edf	23040	217757.0	217777.0	0	-1
chb03	chb03_34.edf	25600	217767.0	217787.0	0	-1
chb03	chb03_34.edf	28160	217777.0	217797.0	0	-1
chb03	chb03_34.edf	30720	217787.0	217807.0	0	-1
chb03	chb03_34.edf	33280	217797.0	217817.0	0	-1
chb03	chb03_34.edf	35840	217807.0	217827.0	0	-1
chb03	chb03_34.edf	38400	217817.0	217837.0	0	-1
chb03	chb03_34.edf	40960	217827.0	217847.0	0	-1
chb03	chb03_34.edf	48640	217857.0	217877.0	1	4	4
chb03	chb03_34.edf	51200	217867.0	217887.0	1	4	4
chb03	chb03_34.edf	53760	217877.0	217897.0	1	4	4
chb03	chb03_34.edf	56320	217887.0	217907.0	1	4	4
chb03	chb03_34.edf	58880	217897.0	217917.0	1	4	4
chb03	chb03_34.edf	61440	217907.0	217927.0	1	4	4
chb03	chb03_34.edf	64000	217917.0	217937.0	1	4	4
chb03	chb03_34.edf	66560	217927.0	217947.0	1	4	4
chb03	chb03_34.edf	69120	217937.0	217957.0	1	4	4
chb03	chb03_34.edf	71680	217947.0	217967.0	1	4	4
chb03	chb03_34.edf	74240	217957.0	217977.0	1	4	4
chb03	chb03_34.edf	76800	217967.0	217987.0	1	4	4
chb03	chb03_34.edf	79360	217977.0	217997.0	1	4	4
chb03	chb03_34.edf	81920	217987.0	218007.0	1	4	4
chb03	chb03_34.edf	84480	217997.0	218017.0	1	4	4
chb03	chb03_34.edf	87040	218007.0	218027.0	1	4	4
chb03	chb03_34.edf	89600	218017.0	218037.0	1	4	4
chb03	chb03_34.edf	92160	218027.0	218047.0	1	4	4
chb03	chb03_34.edf	94720	218037.0	218057.0	1	4	4
chb03	chb03_34.edf	97280	218047.0	218067.0	1	4	4
chb03	chb03_34.edf	99840	218057.0	218077.0	1	4	4
chb03	chb03_34.edf	102400	218067.0	218087.0	1	4	4
chb03	chb03_34.edf	104960	218077.0	218097.0	1	4	4
chb03	chb03_34.edf	107520	218087.0	218107.0	1	4	4
chb03	chb03_34.edf	110080	218097.0	218117.0	1	4	4
chb03	chb03_34.edf	112640	218107.0	218127.0	1	4	4
chb03	chb03_34.edf	115200	218117.0	218137.0	1	4	4
chb03	chb03_34.edf	117760	218127.0	218147.0	1	4	4
chb03	chb03_34.edf	120320	218137.0	218157.0	1	4	4
chb03	chb03_34.edf	122880	218147.0	218167.0	1	4	4
chb03	chb03_34.edf	125440	218157.0	218177.0	1	4	4
chb03	chb03_34.edf	128000	218167.0	218187.0	1	4	4
chb03	chb03_34.edf	130560	218177.0	218197.0	1	4	4
chb03	chb03_34.edf	133120	218187.0	218207.0	1	4	4
chb03	chb03_34.edf	135680	218197.0	218217.0	1	4	4
chb03	chb03_34.edf	138240	218207.0	218227.0	1	4	4
chb03	chb03_34.edf	140800	218217.0	218237.0	1	4	4
chb03	chb03_34.edf	143360	218227.0	218247.0	1	4	4
chb03	chb03_34.edf	145920	218237.0	218257.0	1	4	4
chb03	chb03_34.edf	148480	218247.0	218267.0	1	4	4
chb03	chb03_34.edf	151040	218257.0	218277.0	1	4	4
chb03	chb03_34.edf	153600	218267.0	218287.0	1	4	4
chb03	chb03_34.edf	156160	218277.0	218297.0	1	4	4
chb03	chb03_34.edf	158720	218287.0	218307.0	1	4	4
chb03	chb03_34.edf	161280	218297.0	218317.0	1	4	4
chb03	chb03_34.edf	163840	218307.0	218327.0	1	4	4
chb03	chb03_34.edf	166400	218317.0	218337.0	1	4	4
chb03	chb03_34.edf	168960	218327.0	218347.0	1	4	4
chb03	chb03_34.edf	171520	218337.0	218357.0	1	4	4
chb03	chb03_34.edf	174080	218347.0	218367.0	1	4	4
chb03	chb03_34.edf	176640	218357.0	218377.0	1	4	4
chb03	chb03_34.edf	179200	218367.0	218387.0	1	4	4
chb03	chb03_34.edf	181760	218377.0	218397.0	1	4	4
chb03	chb03_34.edf	184320	218387.0	218407.0	1	4	4
chb03	chb03_34.edf	186880	218397.0	218417.0	1	4	4
chb03	chb03_34.edf	189440	218407.0	218427.0	1	4	4
chb03	chb03_34.edf	192000	218417.0	218437.0	1	4	4
chb03	chb03_34.edf	194560	218427.0	218447.0	1	4	4
chb03	chb03_34.edf	197120	218437.0	218457.0	1	4	4
chb03	chb03_34.edf	199680	218447.0	218467.0	1	4	4
chb03	chb03_34.edf	202240	218457.0	218477.0	1	4	4
chb03	chb03_34.edf	204800	218467.0	218487.0	1	4	4
chb03	chb03_34.edf	207360	218477.0	218497.0	1	4	4
chb03	chb03_34.edf	209920	218487.0	218507.0	1	4	4
chb03	chb03_34.edf	212480	218497.0	218517.0	1	4	4
chb03	chb03_34.edf	215040	218507.0	218527.0	1	4	4
chb03	chb03_34.edf	217600	218517.0	218537.0	1	4	4
chb03	chb03_34.edf	220160	218527.0	218547.0	1	4	4
chb03	chb03_34.edf	222720	218537.0	218557.0	1	4	4
chb03	chb03_34.edf	225280	218547.0	218567.0	1	4	4
chb03	chb03_34.edf	227840	218557.0	218577.0	1	4	4
chb03	chb03_34.edf	230400	218567.0	218587.0	1	4	4
chb03	chb03_34.edf	232960	218577.0	218597.0	1	4	4
chb03	chb03_34.edf	235520	218587.0	218607.0	1	4	4
chb03	chb03_34.edf	238080	218597.0	218617.0	1	4	4
chb03	chb03_34.edf	240640	218607.0	218627.0	1	4	4
chb03	chb03_34.edf	243200	218617.0	218637.0	1	4	4
chb03	chb03_34.edf	245760	218627.0	218647.0	1	4	4
chb03	chb03_34.edf	248320	218637.0	218657.0	1	4	4
chb03	chb03_34.edf	250880	218647.0	218667.0	1	4	4
chb03	chb03_34.edf	253440	218657.0	218677.0	1	4	4
chb03	chb03_34.edf	256000	218667.0	218687.0	1	4	4
chb03	chb03_34.edf	258560	218677.0	218697.0	1	4	4
chb03	chb03_34.edf	261120	218687.0	218707.0	1	4	4
chb03	chb03_34.edf	263680	218697.0	218717.0	1	4	4
chb03	chb03_34.edf	266240	218707.0	218727.0	1	4	4
chb03	chb03_34.edf	268800	218717.0	218737.0	1	4	4
chb03	chb03_34.edf	271360	218727.0	218747.0	1	4	4
chb03	chb03_34.edf	273920	218737.0	218757.0	1	4	4
chb03	chb03_34.edf	276480	218747.0	218767.0	1	4	4
chb03	chb03_34.edf	279040	218757.0	218777.0	1	4	4
chb03	chb03_34.edf	281600	218767.0	218787.0	1	4	4
chb03	chb03_34.edf	284160	218777.0	218797.0	1	4	4
chb03	chb03_34.edf	286720	218787.0	218807.0	1	4	4
chb03	chb03_34.edf	289280	218797.0	218817.0	1	4	4
chb03	chb03_34.edf	291840	218807.0	218827.0	1	4	4
chb03	chb03_34.edf	294400	218817.0	218837.0	1	4	4
chb03	chb03_34.edf	296960	218827.0	218847.0	1	4	4
chb03	chb03_34.edf	299520	218837.0	218857.0	1	4	4
chb03	chb03_34.edf	302080	218847.0	218867.0	1	4	4
chb03	chb03_34.edf	304640	218857.0	218877.0	1	4	4
chb03	chb03_34.edf	307200	218867.0	218887.0	1	4	4
chb03	chb03_34.edf	309760	218877.0	218897.0	1	4	4
chb03	chb03_34.edf	312320	218887.0	218907.0	1	4	4
chb03	chb03_34.edf	314880	218897.0	218917.0	1	4	4
chb03	chb03_34.edf	317440	218907.0	218927.0	1	4	4
chb03	chb03_34.edf	320000	218917.0	218937.0	1	4	4
chb03	chb03_34.edf	322560	218927.0	218947.0	1	4	4
chb03	chb03_34.edf	325120	218937.0	218957.0	1	4	4
chb03	chb03_34.edf	327680	218947.0	218967.0	1	4	4
chb03	chb03_34.edf	330240	218957.0	218977.0	1	4	4
chb03	chb03_34.edf	332800	218967.0	218987.0	1	4	4
chb03	chb03_34.edf	335360	218977.0	218997.0	1	4	4
chb03	chb03_34.edf	337920	218987.0	219007.0	1	4	4
chb03	chb03_34.edf	340480	218997.0	219017.0	1	4	4
chb03	chb03_34.edf	343040	219007.0	219027.0	1	4	4
chb03	chb03_34.edf	345600	219017.0	219037.0	1	4	4
chb03	chb03_34.edf	348160	219027.0	219047.0	1	4	4
chb03	chb03_34.edf	350720	219037.0	219057.0	1	4	4
chb03	chb03_34.edf	353280	219047.0	219067.0	1	4	4
chb03	chb03_34.edf	355840	219057.0	219077.0	1	4	4
chb03	chb03_34.edf	358400	219067.0	219087.0	1	4	4
chb03	chb03_34.edf	360960	219077.0	219097.0	1	4	4
chb03	chb03_34.edf	363520	219087.0	219107.0	1	4	4
chb03	chb03_34.edf	366080	219097.0	219117.0	1	4	4
chb03	chb03_34.edf	368640	219107.0	219127.0	1	4	4
chb03	chb03_34.edf	371200	219117.0	219137.0	1	4	4
chb03	chb03_34.edf	373760	219127.0	219147.0	1	4	4
chb03	chb03_34.edf	376320	219137.0	219157.0	1	4	4
chb03	chb03_34.edf	378880	219147.0	219167.0	1	4	4
chb03	chb03_34.edf	381440	219157.0	219177.0	1	4	4
chb03	chb03_34.edf	384000	219167.0	219187.0	1	4	4
chb03	chb03_34.edf	386560	219177.0	219197.0	1	4	4
chb03	chb03_34.edf	389120	219187.0	219207.0	1	4	4
chb03	chb03_34.edf	391680	219197.0	219217.0	1	4	4
chb03	chb03_34.edf	394240	219207.0	219227.0	1	4	4
chb03	chb03_34.edf	396800	219217.0	219237.0	1	4	4
chb03	chb03_34.edf	399360	219227.0	219247.0	1	4	4
chb03	chb03_34.edf	401920	219237.0	219257.0	1	4	4
chb03	chb03_34.edf	404480	219247.0	219267.0	1	4	4
chb03	chb03_34.edf	407040	219257.0	219277.0	1	4	4
chb03	chb03_34.edf	409600	219267.0	219287.0	1	4	4
chb03	chb03_34.edf	412160	219277.0	219297.0	1	4	4
chb03	chb03_34.edf	414720	219287.0	219307.0	1	4	4
chb03	chb03_34.edf	417280	219297.0	219317.0	1	4	4
chb03	chb03_34.edf	419840	219307.0	219327.0	1	4	4
chb03	chb03_34.edf	422400	219317.0	219337.0	1	4	4
chb03	chb03_34.edf	424960	219327.0	219347.0	1	4	4
chb03	chb03_37.edf	0	287512.0	287532.0	0	-1
chb03	chb03_37.edf	76800	287812.0	287832.0	0	-1
chb03	chb03_37.edf	153600	288112.0	288132.0	0	-1
chb03	chb03_37.edf	230400	288412.0	288432.0	0	-1
chb03	chb03_37.edf	307200	288712.0	288732.0	0	-1
chb03	chb03_37.edf	384000	289012.0	289032.0	0	-1
chb03	chb03_37.edf	460800	289312.0	289332.0	0	-1
chb03	chb03_37.edf	537600	289612.0	289632.0	0	-1
chb03	chb03_37.edf	614400	289912.0	289932.0	0	-1
chb03	chb03_37.edf	691200	290212.0	290232.0	0	-1
chb03	chb03_37.edf	768000	290512.0	290532.0	0	-1
chb03	chb03_37.edf	844800	290812.0	290832.0	0	-1
chb03	chb03_38.edf	0	291119.0	291139.0	0	-1
chb03	chb03_38.edf	76800	291419.0	291439.0	0	-1
chb03	chb03_38.edf	153600	291719.0	291739.0	0	-1
chb03	chb03_38.edf	230400	292019.0	292039.0	0	-1
chb03	chb03_38.edf	307200	292319.0	292339.0	0	-1
chb03	chb03_38.edf	384000	292619.0	292639.0	0	-1
chb03	chb03_38.edf	460800	292919.0	292939.0	0	-1
chb03	chb03_38.edf	537600	293219.0	293239.0	0	-1
chb03	chb03_38.edf	614400	293519.0	293539.0	0	-1
chb03	chb03_38.edf	691200	293819.0	293839.0	0	-1
chb03	chb03_38.edf	768000	294119.0	294139.0	0	-1
chb03	chb03_38.edf	844800	294419.0	294439.0	0	-1
