## Supplementary material for "Same pipelines, different answers: how evaluation design shapes EEG seizure prediction": Reproducibility archive (code, manifests and predictions): chb05_candidates.csv

case	file	start_sample	start_s	end_s	label	event_id	event_ids
chb05	chb05_01.edf	0	0.0	20.0	0	-1
chb05	chb05_01.edf	76800	300.0	320.0	0	-1
chb05	chb05_01.edf	153600	600.0	620.0	0	-1
chb05	chb05_01.edf	230400	900.0	920.0	0	-1
chb05	chb05_01.edf	307200	1200.0	1220.0	0	-1
chb05	chb05_01.edf	384000	1500.0	1520.0	0	-1
chb05	chb05_01.edf	460800	1800.0	1820.0	0	-1
chb05	chb05_01.edf	537600	2100.0	2120.0	0	-1
chb05	chb05_01.edf	614400	2400.0	2420.0	0	-1
chb05	chb05_01.edf	691200	2700.0	2720.0	0	-1
chb05	chb05_01.edf	768000	3000.0	3020.0	0	-1
chb05	chb05_01.edf	844800	3300.0	3320.0	0	-1
chb05	chb05_02.edf	0	3652.0	3672.0	0	-1
chb05	chb05_02.edf	76800	3952.0	3972.0	0	-1
chb05	chb05_02.edf	153600	4252.0	4272.0	0	-1
chb05	chb05_02.edf	230400	4552.0	4572.0	0	-1
chb05	chb05_02.edf	307200	4852.0	4872.0	0	-1
chb05	chb05_02.edf	384000	5152.0	5172.0	0	-1
chb05	chb05_02.edf	460800	5452.0	5472.0	0	-1
chb05	chb05_02.edf	537600	5752.0	5772.0	0	-1
chb05	chb05_02.edf	614400	6052.0	6072.0	0	-1
chb05	chb05_02.edf	691200	6352.0	6372.0	0	-1
chb05	chb05_02.edf	768000	6652.0	6672.0	0	-1
chb05	chb05_02.edf	844800	6952.0	6972.0	0	-1
chb05	chb05_03.edf	0	7259.0	7279.0	0	-1
chb05	chb05_03.edf	76800	7559.0	7579.0	0	-1
chb05	chb05_03.edf	153600	7859.0	7879.0	0	-1
chb05	chb05_03.edf	230400	8159.0	8179.0	0	-1
chb05	chb05_03.edf	307200	8459.0	8479.0	0	-1
chb05	chb05_03.edf	384000	8759.0	8779.0	0	-1
chb05	chb05_03.edf	460800	9059.0	9079.0	0	-1
chb05	chb05_03.edf	537600	9359.0	9379.0	0	-1
chb05	chb05_03.edf	614400	9659.0	9679.0	0	-1
chb05	chb05_03.edf	691200	9959.0	9979.0	0	-1
chb05	chb05_03.edf	768000	10259.0	10279.0	0	-1
chb05	chb05_03.edf	844800	10559.0	10579.0	0	-1
chb05	chb05_04.edf	0	10866.0	10886.0	0	-1
chb05	chb05_04.edf	76800	11166.0	11186.0	0	-1
chb05	chb05_04.edf	153600	11466.0	11486.0	0	-1
chb05	chb05_04.edf	230400	11766.0	11786.0	0	-1
chb05	chb05_04.edf	307200	12066.0	12086.0	0	-1
chb05	chb05_04.edf	384000	12366.0	12386.0	0	-1
chb05	chb05_04.edf	460800	12666.0	12686.0	0	-1
chb05	chb05_04.edf	537600	12966.0	12986.0	0	-1
chb05	chb05_04.edf	614400	13266.0	13286.0	0	-1
chb05	chb05_04.edf	691200	13566.0	13586.0	0	-1
chb05	chb05_04.edf	768000	13866.0	13886.0	0	-1
chb05	chb05_04.edf	844800	14166.0	14186.0	0	-1
chb05	chb05_05.edf	0	14474.0	14494.0	0	-1
chb05	chb05_05.edf	76800	14774.0	14794.0	0	-1
chb05	chb05_05.edf	153600	15074.0	15094.0	0	-1
chb05	chb05_05.edf	230400	15374.0	15394.0	0	-1
chb05	chb05_05.edf	307200	15674.0	15694.0	0	-1
chb05	chb05_05.edf	384000	15974.0	15994.0	0	-1
chb05	chb05_05.edf	460800	16274.0	16294.0	0	-1
chb05	chb05_05.edf	537600	16574.0	16594.0	0	-1
chb05	chb05_05.edf	540160	16584.0	16604.0	0	-1
chb05	chb05_05.edf	542720	16594.0	16614.0	0	-1
chb05	chb05_05.edf	545280	16604.0	16624.0	0	-1
chb05	chb05_05.edf	547840	16614.0	16634.0	0	-1
chb05	chb05_05.edf	550400	16624.0	16644.0	0	-1
chb05	chb05_05.edf	552960	16634.0	16654.0	0	-1
chb05	chb05_05.edf	555520	16644.0	16664.0	0	-1
chb05	chb05_05.edf	558080	16654.0	16674.0	0	-1
chb05	chb05_05.edf	560640	16664.0	16684.0	0	-1
chb05	chb05_05.edf	563200	16674.0	16694.0	0	-1
chb05	chb05_05.edf	570880	16704.0	16724.0	1	0	0
chb05	chb05_05.edf	573440	16714.0	16734.0	1	0	0
chb05	chb05_05.edf	576000	16724.0	16744.0	1	0	0
chb05	chb05_05.edf	578560	16734.0	16754.0	1	0	0
chb05	chb05_05.edf	581120	16744.0	16764.0	1	0	0
chb05	chb05_05.edf	583680	16754.0	16774.0	1	0	0
chb05	chb05_05.edf	586240	16764.0	16784.0	1	0	0
chb05	chb05_05.edf	588800	16774.0	16794.0	1	0	0
chb05	chb05_05.edf	591360	16784.0	16804.0	1	0	0
chb05	chb05_05.edf	593920	16794.0	16814.0	1	0	0
chb05	chb05_05.edf	596480	16804.0	16824.0	1	0	0
chb05	chb05_05.edf	599040	16814.0	16834.0	1	0	0
chb05	chb05_05.edf	601600	16824.0	16844.0	1	0	0
chb05	chb05_05.edf	604160	16834.0	16854.0	1	0	0
chb05	chb05_05.edf	606720	16844.0	16864.0	1	0	0
chb05	chb05_05.edf	609280	16854.0	16874.0	1	0	0
chb05	chb05_05.edf	611840	16864.0	16884.0	1	0	0
chb05	chb05_05.edf	614400	16874.0	16894.0	1	0	0
chb05	chb05_05.edf	616960	16884.0	16904.0	1	0	0
chb05	chb05_05.edf	619520	16894.0	16914.0	1	0	0
chb05	chb05_05.edf	622080	16904.0	16924.0	1	0	0
chb05	chb05_05.edf	624640	16914.0	16934.0	1	0	0
chb05	chb05_05.edf	627200	16924.0	16944.0	1	0	0
chb05	chb05_05.edf	629760	16934.0	16954.0	1	0	0
chb05	chb05_05.edf	632320	16944.0	16964.0	1	0	0
chb05	chb05_05.edf	634880	16954.0	16974.0	1	0	0
chb05	chb05_05.edf	637440	16964.0	16984.0	1	0	0
chb05	chb05_05.edf	640000	16974.0	16994.0	1	0	0
chb05	chb05_05.edf	642560	16984.0	17004.0	1	0	0
chb05	chb05_05.edf	645120	16994.0	17014.0	1	0	0
chb05	chb05_05.edf	647680	17004.0	17024.0	1	0	0
chb05	chb05_05.edf	650240	17014.0	17034.0	1	0	0
chb05	chb05_05.edf	652800	17024.0	17044.0	1	0	0
chb05	chb05_05.edf	655360	17034.0	17054.0	1	0	0
chb05	chb05_05.edf	657920	17044.0	17064.0	1	0	0
chb05	chb05_05.edf	660480	17054.0	17074.0	1	0	0
chb05	chb05_05.edf	663040	17064.0	17084.0	1	0	0
chb05	chb05_05.edf	665600	17074.0	17094.0	1	0	0
chb05	chb05_05.edf	668160	17084.0	17104.0	1	0	0
chb05	chb05_05.edf	670720	17094.0	17114.0	1	0	0
chb05	chb05_05.edf	673280	17104.0	17124.0	1	0	0
chb05	chb05_05.edf	675840	17114.0	17134.0	1	0	0
chb05	chb05_05.edf	678400	17124.0	17144.0	1	0	0
chb05	chb05_05.edf	680960	17134.0	17154.0	1	0	0
chb05	chb05_05.edf	683520	17144.0	17164.0	1	0	0
chb05	chb05_05.edf	686080	17154.0	17174.0	1	0	0
chb05	chb05_05.edf	688640	17164.0	17184.0	1	0	0
chb05	chb05_05.edf	691200	17174.0	17194.0	1	0	0
chb05	chb05_05.edf	693760	17184.0	17204.0	1	0	0
chb05	chb05_05.edf	696320	17194.0	17214.0	1	0	0
chb05	chb05_05.edf	698880	17204.0	17224.0	1	0	0
chb05	chb05_05.edf	701440	17214.0	17234.0	1	0	0
chb05	chb05_05.edf	704000	17224.0	17244.0	1	0	0
chb05	chb05_05.edf	706560	17234.0	17254.0	1	0	0
chb05	chb05_05.edf	709120	17244.0	17264.0	1	0	0
chb05	chb05_05.edf	711680	17254.0	17274.0	1	0	0
chb05	chb05_05.edf	714240	17264.0	17284.0	1	0	0
chb05	chb05_05.edf	716800	17274.0	17294.0	1	0	0
chb05	chb05_05.edf	719360	17284.0	17304.0	1	0	0
chb05	chb05_05.edf	721920	17294.0	17314.0	1	0	0
chb05	chb05_05.edf	724480	17304.0	17324.0	1	0	0
chb05	chb05_05.edf	727040	17314.0	17334.0	1	0	0
chb05	chb05_05.edf	729600	17324.0	17344.0	1	0	0
chb05	chb05_05.edf	732160	17334.0	17354.0	1	0	0
chb05	chb05_05.edf	734720	17344.0	17364.0	1	0	0
chb05	chb05_05.edf	737280	17354.0	17374.0	1	0	0
chb05	chb05_05.edf	739840	17364.0	17384.0	1	0	0
chb05	chb05_05.edf	742400	17374.0	17394.0	1	0	0
chb05	chb05_05.edf	744960	17384.0	17404.0	1	0	0
chb05	chb05_05.edf	747520	17394.0	17414.0	1	0	0
chb05	chb05_05.edf	750080	17404.0	17424.0	1	0	0
chb05	chb05_05.edf	752640	17414.0	17434.0	1	0	0
chb05	chb05_05.edf	755200	17424.0	17444.0	1	0	0
chb05	chb05_05.edf	757760	17434.0	17454.0	1	0	0
chb05	chb05_05.edf	760320	17444.0	17464.0	1	0	0
chb05	chb05_05.edf	762880	17454.0	17474.0	1	0	0
chb05	chb05_05.edf	765440	17464.0	17484.0	1	0	0
chb05	chb05_05.edf	768000	17474.0	17494.0	1	0	0
chb05	chb05_05.edf	770560	17484.0	17504.0	1	0	0
chb05	chb05_05.edf	773120	17494.0	17514.0	1	0	0
chb05	chb05_05.edf	775680	17504.0	17524.0	1	0	0
chb05	chb05_05.edf	778240	17514.0	17534.0	1	0	0
chb05	chb05_05.edf	780800	17524.0	17544.0	1	0	0
chb05	chb05_05.edf	783360	17534.0	17554.0	1	0	0
chb05	chb05_05.edf	785920	17544.0	17564.0	1	0	0
chb05	chb05_05.edf	788480	17554.0	17574.0	1	0	0
chb05	chb05_05.edf	791040	17564.0	17584.0	1	0	0
chb05	chb05_05.edf	793600	17574.0	17594.0	1	0	0
chb05	chb05_05.edf	796160	17584.0	17604.0	1	0	0
chb05	chb05_05.edf	798720	17594.0	17614.0	1	0	0
chb05	chb05_05.edf	801280	17604.0	17624.0	1	0	0
chb05	chb05_05.edf	803840	17614.0	17634.0	1	0	0
chb05	chb05_05.edf	806400	17624.0	17644.0	1	0	0
chb05	chb05_05.edf	808960	17634.0	17654.0	1	0	0
chb05	chb05_05.edf	811520	17644.0	17664.0	1	0	0
chb05	chb05_05.edf	814080	17654.0	17674.0	1	0	0
chb05	chb05_05.edf	816640	17664.0	17684.0	1	0	0
chb05	chb05_05.edf	819200	17674.0	17694.0	1	0	0
chb05	chb05_05.edf	821760	17684.0	17704.0	1	0	0
chb05	chb05_05.edf	824320	17694.0	17714.0	1	0	0
chb05	chb05_05.edf	826880	17704.0	17724.0	1	0	0
chb05	chb05_05.edf	829440	17714.0	17734.0	1	0	0
chb05	chb05_05.edf	832000	17724.0	17744.0	1	0	0
chb05	chb05_05.edf	834560	17734.0	17754.0	1	0	0
chb05	chb05_05.edf	837120	17744.0	17764.0	1	0	0
chb05	chb05_05.edf	839680	17754.0	17774.0	1	0	0
chb05	chb05_05.edf	842240	17764.0	17784.0	1	0	0
chb05	chb05_05.edf	844800	17774.0	17794.0	1	0	0
chb05	chb05_05.edf	847360	17784.0	17804.0	1	0	0
chb05	chb05_05.edf	849920	17794.0	17814.0	1	0	0
chb05	chb05_05.edf	852480	17804.0	17824.0	1	0	0
chb05	chb05_05.edf	855040	17814.0	17834.0	1	0	0
chb05	chb05_05.edf	857600	17824.0	17844.0	1	0	0
chb05	chb05_05.edf	860160	17834.0	17854.0	1	0	0
chb05	chb05_05.edf	862720	17844.0	17864.0	1	0	0
chb05	chb05_05.edf	865280	17854.0	17874.0	1	0	0
chb05	chb05_05.edf	867840	17864.0	17884.0	1	0	0
chb05	chb05_05.edf	870400	17874.0	17894.0	1	0	0
chb05	chb05_05.edf	872960	17884.0	17904.0	1	0	0
chb05	chb05_05.edf	875520	17894.0	17914.0	1	0	0
chb05	chb05_05.edf	878080	17904.0	17924.0	1	0	0
chb05	chb05_05.edf	880640	17914.0	17934.0	1	0	0
chb05	chb05_05.edf	883200	17924.0	17944.0	1	0	0
chb05	chb05_05.edf	885760	17934.0	17954.0	1	0	0
chb05	chb05_05.edf	888320	17944.0	17964.0	1	0	0
chb05	chb05_05.edf	890880	17954.0	17974.0	1	0	0
chb05	chb05_05.edf	893440	17964.0	17984.0	1	0	0
chb05	chb05_05.edf	896000	17974.0	17994.0	1	0	0
chb05	chb05_05.edf	898560	17984.0	18004.0	1	0	0
chb05	chb05_05.edf	901120	17994.0	18014.0	1	0	0
chb05	chb05_05.edf	903680	18004.0	18024.0	1	0	0
chb05	chb05_05.edf	906240	18014.0	18034.0	1	0	0
chb05	chb05_05.edf	908800	18024.0	18044.0	1	0	0
chb05	chb05_05.edf	911360	18034.0	18054.0	1	0	0
chb05	chb05_05.edf	913920	18044.0	18064.0	1	0	0
chb05	chb05_05.edf	916480	18054.0	18074.0	1	0	0
chb05	chb05_06.edf	0	18080.0	18100.0	1	0	0
chb05	chb05_06.edf	2560	18090.0	18110.0	1	0	0
chb05	chb05_06.edf	5120	18100.0	18120.0	1	0	0
chb05	chb05_06.edf	7680	18110.0	18130.0	1	0	0
chb05	chb05_06.edf	10240	18120.0	18140.0	1	0	0
chb05	chb05_06.edf	12800	18130.0	18150.0	1	0	0
chb05	chb05_06.edf	15360	18140.0	18160.0	1	0	0
chb05	chb05_06.edf	17920	18150.0	18170.0	1	0	0
chb05	chb05_06.edf	20480	18160.0	18180.0	1	0	0
chb05	chb05_06.edf	23040	18170.0	18190.0	1	0	0
chb05	chb05_10.edf	129024	33012.0	33032.0	0	-1
chb05	chb05_10.edf	205824	33312.0	33332.0	0	-1
chb05	chb05_10.edf	282624	33612.0	33632.0	0	-1
chb05	chb05_10.edf	359424	33912.0	33932.0	0	-1
chb05	chb05_10.edf	436224	34212.0	34232.0	0	-1
chb05	chb05_10.edf	513024	34512.0	34532.0	0	-1
chb05	chb05_10.edf	589824	34812.0	34832.0	0	-1
chb05	chb05_10.edf	666624	35112.0	35132.0	0	-1
chb05	chb05_10.edf	743424	35412.0	35432.0	0	-1
chb05	chb05_10.edf	820224	35712.0	35732.0	0	-1
chb05	chb05_10.edf	897024	36012.0	36032.0	0	-1
chb05	chb05_11.edf	0	36116.0	36136.0	0	-1
chb05	chb05_11.edf	76800	36416.0	36436.0	0	-1
chb05	chb05_11.edf	153600	36716.0	36736.0	0	-1
chb05	chb05_11.edf	230400	37016.0	37036.0	0	-1
chb05	chb05_11.edf	307200	37316.0	37336.0	0	-1
chb05	chb05_11.edf	384000	37616.0	37636.0	0	-1
chb05	chb05_11.edf	460800	37916.0	37936.0	0	-1
chb05	chb05_11.edf	537600	38216.0	38236.0	0	-1
chb05	chb05_11.edf	614400	38516.0	38536.0	0	-1
chb05	chb05_11.edf	691200	38816.0	38836.0	0	-1
chb05	chb05_11.edf	768000	39116.0	39136.0	0	-1
chb05	chb05_11.edf	844800	39416.0	39436.0	0	-1
chb05	chb05_12.edf	0	39723.0	39743.0	0	-1
chb05	chb05_12.edf	76800	40023.0	40043.0	0	-1
chb05	chb05_12.edf	153600	40323.0	40343.0	0	-1
chb05	chb05_12.edf	230400	40623.0	40643.0	0	-1
chb05	chb05_12.edf	307200	40923.0	40943.0	0	-1
chb05	chb05_12.edf	384000	41223.0	41243.0	0	-1
chb05	chb05_12.edf	460800	41523.0	41543.0	0	-1
chb05	chb05_12.edf	537600	41823.0	41843.0	0	-1
chb05	chb05_12.edf	614400	42123.0	42143.0	0	-1
chb05	chb05_12.edf	691200	42423.0	42443.0	0	-1
chb05	chb05_12.edf	693760	42433.0	42453.0	0	-1
chb05	chb05_12.edf	696320	42443.0	42463.0	0	-1
chb05	chb05_12.edf	698880	42453.0	42473.0	0	-1
chb05	chb05_12.edf	701440	42463.0	42483.0	0	-1
chb05	chb05_12.edf	704000	42473.0	42493.0	0	-1
chb05	chb05_12.edf	706560	42483.0	42503.0	0	-1
chb05	chb05_12.edf	709120	42493.0	42513.0	0	-1
chb05	chb05_12.edf	711680	42503.0	42523.0	0	-1
chb05	chb05_12.edf	714240	42513.0	42533.0	0	-1
chb05	chb05_12.edf	716800	42523.0	42543.0	0	-1
chb05	chb05_12.edf	719360	42533.0	42553.0	0	-1
chb05	chb05_12.edf	721920	42543.0	42563.0	0	-1
chb05	chb05_12.edf	724480	42553.0	42573.0	0	-1
chb05	chb05_12.edf	727040	42563.0	42583.0	0	-1
chb05	chb05_12.edf	729600	42573.0	42593.0	0	-1
chb05	chb05_12.edf	732160	42583.0	42603.0	0	-1
chb05	chb05_12.edf	734720	42593.0	42613.0	0	-1
chb05	chb05_12.edf	742400	42623.0	42643.0	1	1	1
chb05	chb05_12.edf	744960	42633.0	42653.0	1	1	1
chb05	chb05_12.edf	747520	42643.0	42663.0	1	1	1
chb05	chb05_12.edf	750080	42653.0	42673.0	1	1	1
chb05	chb05_12.edf	752640	42663.0	42683.0	1	1	1
chb05	chb05_12.edf	755200	42673.0	42693.0	1	1	1
chb05	chb05_12.edf	757760	42683.0	42703.0	1	1	1
chb05	chb05_12.edf	760320	42693.0	42713.0	1	1	1
chb05	chb05_12.edf	762880	42703.0	42723.0	1	1	1
chb05	chb05_12.edf	765440	42713.0	42733.0	1	1	1
chb05	chb05_12.edf	768000	42723.0	42743.0	1	1	1
chb05	chb05_12.edf	770560	42733.0	42753.0	1	1	1
chb05	chb05_12.edf	773120	42743.0	42763.0	1	1	1
chb05	chb05_12.edf	775680	42753.0	42773.0	1	1	1
chb05	chb05_12.edf	778240	42763.0	42783.0	1	1	1
chb05	chb05_12.edf	780800	42773.0	42793.0	1	1	1
chb05	chb05_12.edf	783360	42783.0	42803.0	1	1	1
chb05	chb05_12.edf	785920	42793.0	42813.0	1	1	1
chb05	chb05_12.edf	788480	42803.0	42823.0	1	1	1
chb05	chb05_12.edf	791040	42813.0	42833.0	1	1	1
chb05	chb05_12.edf	793600	42823.0	42843.0	1	1	1
chb05	chb05_12.edf	796160	42833.0	42853.0	1	1	1
chb05	chb05_12.edf	798720	42843.0	42863.0	1	1	1
chb05	chb05_12.edf	801280	42853.0	42873.0	1	1	1
chb05	chb05_12.edf	803840	42863.0	42883.0	1	1	1
chb05	chb05_12.edf	806400	42873.0	42893.0	1	1	1
chb05	chb05_12.edf	808960	42883.0	42903.0	1	1	1
chb05	chb05_12.edf	811520	42893.0	42913.0	1	1	1
chb05	chb05_12.edf	814080	42903.0	42923.0	1	1	1
chb05	chb05_12.edf	816640	42913.0	42933.0	1	1	1
chb05	chb05_12.edf	819200	42923.0	42943.0	1	1	1
chb05	chb05_12.edf	821760	42933.0	42953.0	1	1	1
chb05	chb05_12.edf	824320	42943.0	42963.0	1	1	1
chb05	chb05_12.edf	826880	42953.0	42973.0	1	1	1
chb05	chb05_12.edf	829440	42963.0	42983.0	1	1	1
chb05	chb05_12.edf	832000	42973.0	42993.0	1	1	1
chb05	chb05_12.edf	834560	42983.0	43003.0	1	1	1
chb05	chb05_12.edf	837120	42993.0	43013.0	1	1	1
chb05	chb05_12.edf	839680	43003.0	43023.0	1	1	1
chb05	chb05_12.edf	842240	43013.0	43033.0	1	1	1
chb05	chb05_12.edf	844800	43023.0	43043.0	1	1	1
chb05	chb05_12.edf	847360	43033.0	43053.0	1	1	1
chb05	chb05_12.edf	849920	43043.0	43063.0	1	1	1
chb05	chb05_12.edf	852480	43053.0	43073.0	1	1	1
chb05	chb05_12.edf	855040	43063.0	43083.0	1	1	1
chb05	chb05_12.edf	857600	43073.0	43093.0	1	1	1
chb05	chb05_12.edf	860160	43083.0	43103.0	1	1	1
chb05	chb05_12.edf	862720	43093.0	43113.0	1	1	1
chb05	chb05_12.edf	865280	43103.0	43123.0	1	1	1
chb05	chb05_12.edf	867840	43113.0	43133.0	1	1	1
chb05	chb05_12.edf	870400	43123.0	43143.0	1	1	1
chb05	chb05_12.edf	872960	43133.0	43153.0	1	1	1
chb05	chb05_12.edf	875520	43143.0	43163.0	1	1	1
chb05	chb05_12.edf	878080	43153.0	43173.0	1	1	1
chb05	chb05_12.edf	880640	43163.0	43183.0	1	1	1
chb05	chb05_12.edf	883200	43173.0	43193.0	1	1	1
chb05	chb05_12.edf	885760	43183.0	43203.0	1	1	1
chb05	chb05_12.edf	888320	43193.0	43213.0	1	1	1
chb05	chb05_12.edf	890880	43203.0	43223.0	1	1	1
chb05	chb05_12.edf	893440	43213.0	43233.0	1	1	1
chb05	chb05_12.edf	896000	43223.0	43243.0	1	1	1
chb05	chb05_12.edf	898560	43233.0	43253.0	1	1	1
chb05	chb05_12.edf	901120	43243.0	43263.0	1	1	1
chb05	chb05_12.edf	903680	43253.0	43273.0	1	1	1
chb05	chb05_12.edf	906240	43263.0	43283.0	1	1	1
chb05	chb05_12.edf	908800	43273.0	43293.0	1	1	1
chb05	chb05_12.edf	911360	43283.0	43303.0	1	1	1
chb05	chb05_12.edf	913920	43293.0	43313.0	1	1	1
chb05	chb05_12.edf	916480	43303.0	43323.0	1	1	1
chb05	chb05_13.edf	0	43330.0	43350.0	1	1	1
chb05	chb05_13.edf	2560	43340.0	43360.0	1	1	1
chb05	chb05_13.edf	5120	43350.0	43370.0	1	1	1
chb05	chb05_13.edf	7680	43360.0	43380.0	1	1	1
chb05	chb05_13.edf	10240	43370.0	43390.0	1	1	1
chb05	chb05_13.edf	12800	43380.0	43400.0	1	1	1
chb05	chb05_13.edf	15360	43390.0	43410.0	1	1	1
chb05	chb05_13.edf	17920	43400.0	43420.0	1	1	1
chb05	chb05_13.edf	20480	43410.0	43430.0	1	1	1
chb05	chb05_13.edf	23040	43420.0	43440.0	1	1	1
chb05	chb05_13.edf	25600	43430.0	43450.0	1	1	1
chb05	chb05_13.edf	28160	43440.0	43460.0	1	1	1
chb05	chb05_13.edf	30720	43450.0	43470.0	1	1	1
chb05	chb05_13.edf	33280	43460.0	43480.0	1	1	1
chb05	chb05_13.edf	35840	43470.0	43490.0	1	1	1
chb05	chb05_13.edf	38400	43480.0	43500.0	1	1	1
chb05	chb05_13.edf	40960	43490.0	43510.0	1	1	1
chb05	chb05_13.edf	43520	43500.0	43520.0	1	1	1
chb05	chb05_13.edf	46080	43510.0	43530.0	1	1	1
chb05	chb05_13.edf	48640	43520.0	43540.0	1	1	1
chb05	chb05_13.edf	51200	43530.0	43550.0	1	1	1
chb05	chb05_13.edf	53760	43540.0	43560.0	1	1	1
chb05	chb05_13.edf	56320	43550.0	43570.0	1	1	1
chb05	chb05_13.edf	58880	43560.0	43580.0	1	1	1
chb05	chb05_13.edf	61440	43570.0	43590.0	1	1	1
chb05	chb05_13.edf	64000	43580.0	43600.0	1	1	1
chb05	chb05_13.edf	66560	43590.0	43610.0	1	1	1
chb05	chb05_13.edf	69120	43600.0	43620.0	1	1	1
chb05	chb05_13.edf	71680	43610.0	43630.0	1	1	1
chb05	chb05_13.edf	74240	43620.0	43640.0	1	1	1
chb05	chb05_13.edf	76800	43630.0	43650.0	1	1	1
chb05	chb05_13.edf	79360	43640.0	43660.0	1	1	1
chb05	chb05_13.edf	81920	43650.0	43670.0	1	1	1
chb05	chb05_13.edf	84480	43660.0	43680.0	1	1	1
chb05	chb05_13.edf	87040	43670.0	43690.0	1	1	1
chb05	chb05_13.edf	89600	43680.0	43700.0	1	1	1
chb05	chb05_13.edf	92160	43690.0	43710.0	1	1	1
chb05	chb05_13.edf	94720	43700.0	43720.0	1	1	1
chb05	chb05_13.edf	97280	43710.0	43730.0	1	1	1
chb05	chb05_13.edf	99840	43720.0	43740.0	1	1	1
chb05	chb05_13.edf	102400	43730.0	43750.0	1	1	1
chb05	chb05_13.edf	104960	43740.0	43760.0	1	1	1
chb05	chb05_13.edf	107520	43750.0	43770.0	1	1	1
chb05	chb05_13.edf	110080	43760.0	43780.0	1	1	1
chb05	chb05_13.edf	112640	43770.0	43790.0	1	1	1
chb05	chb05_13.edf	115200	43780.0	43800.0	1	1	1
chb05	chb05_13.edf	117760	43790.0	43810.0	1	1	1
chb05	chb05_13.edf	120320	43800.0	43820.0	1	1	1
chb05	chb05_13.edf	122880	43810.0	43830.0	1	1	1
chb05	chb05_13.edf	125440	43820.0	43840.0	1	1	1
chb05	chb05_13.edf	128000	43830.0	43850.0	1	1	1
chb05	chb05_13.edf	130560	43840.0	43860.0	1	1	1
chb05	chb05_13.edf	133120	43850.0	43870.0	1	1	1
chb05	chb05_13.edf	135680	43860.0	43880.0	1	1	1
chb05	chb05_13.edf	138240	43870.0	43890.0	1	1	1
chb05	chb05_13.edf	140800	43880.0	43900.0	1	1	1
chb05	chb05_13.edf	143360	43890.0	43910.0	1	1	1
chb05	chb05_13.edf	145920	43900.0	43920.0	1	1	1
chb05	chb05_13.edf	148480	43910.0	43930.0	1	1	1
chb05	chb05_13.edf	151040	43920.0	43940.0	1	1	1
chb05	chb05_13.edf	153600	43930.0	43950.0	1	1	1
chb05	chb05_13.edf	156160	43940.0	43960.0	1	1	1
chb05	chb05_13.edf	158720	43950.0	43970.0	1	1	1
chb05	chb05_13.edf	161280	43960.0	43980.0	1	1	1
chb05	chb05_13.edf	163840	43970.0	43990.0	1	1	1
chb05	chb05_13.edf	166400	43980.0	44000.0	1	1	1
chb05	chb05_13.edf	168960	43990.0	44010.0	1	1	1
chb05	chb05_13.edf	171520	44000.0	44020.0	1	1	1
chb05	chb05_13.edf	174080	44010.0	44030.0	1	1	1
chb05	chb05_13.edf	176640	44020.0	44040.0	1	1	1
chb05	chb05_13.edf	179200	44030.0	44050.0	1	1	1
chb05	chb05_13.edf	181760	44040.0	44060.0	1	1	1
chb05	chb05_13.edf	184320	44050.0	44070.0	1	1	1
chb05	chb05_13.edf	186880	44060.0	44080.0	1	1	1
chb05	chb05_13.edf	189440	44070.0	44090.0	1	1	1
chb05	chb05_13.edf	192000	44080.0	44100.0	1	1	1
chb05	chb05_13.edf	194560	44090.0	44110.0	1	1	1
chb05	chb05_21.edf	650752	74728.0	74748.0	0	-1
chb05	chb05_21.edf	727552	75028.0	75048.0	0	-1
chb05	chb05_21.edf	804352	75328.0	75348.0	0	-1
chb05	chb05_21.edf	881152	75628.0	75648.0	0	-1
chb05	chb05_22.edf	0	75792.0	75812.0	0	-1
chb05	chb05_22.edf	76800	76092.0	76112.0	0	-1
chb05	chb05_22.edf	79360	76102.0	76122.0	0	-1
chb05	chb05_22.edf	81920	76112.0	76132.0	0	-1
chb05	chb05_22.edf	84480	76122.0	76142.0	0	-1
chb05	chb05_22.edf	87040	76132.0	76152.0	0	-1
chb05	chb05_22.edf	89600	76142.0	76162.0	0	-1
chb05	chb05_22.edf	92160	76152.0	76172.0	0	-1
chb05	chb05_22.edf	94720	76162.0	76182.0	0	-1
chb05	chb05_22.edf	97280	76172.0	76192.0	0	-1
chb05	chb05_22.edf	99840	76182.0	76202.0	0	-1
chb05	chb05_22.edf	102400	76192.0	76212.0	0	-1
chb05	chb05_22.edf	104960	76202.0	76222.0	0	-1
chb05	chb05_22.edf	107520	76212.0	76232.0	0	-1
chb05	chb05_22.edf	110080	76222.0	76242.0	0	-1
chb05	chb05_22.edf	112640	76232.0	76252.0	0	-1
chb05	chb05_22.edf	115200	76242.0	76262.0	0	-1
chb05	chb05_22.edf	117760	76252.0	76272.0	0	-1
chb05	chb05_22.edf	120320	76262.0	76282.0	0	-1
chb05	chb05_22.edf	122880	76272.0	76292.0	0	-1
chb05	chb05_22.edf	125440	76282.0	76302.0	0	-1
chb05	chb05_22.edf	128000	76292.0	76312.0	0	-1
chb05	chb05_22.edf	130560	76302.0	76322.0	0	-1
chb05	chb05_22.edf	133120	76312.0	76332.0	0	-1
chb05	chb05_22.edf	140800	76342.0	76362.0	1	4	4
chb05	chb05_22.edf	143360	76352.0	76372.0	1	4	4
chb05	chb05_22.edf	145920	76362.0	76382.0	1	4	4
chb05	chb05_22.edf	148480	76372.0	76392.0	1	4	4
chb05	chb05_22.edf	151040	76382.0	76402.0	1	4	4
chb05	chb05_22.edf	153600	76392.0	76412.0	1	4	4
chb05	chb05_22.edf	156160	76402.0	76422.0	1	4	4
chb05	chb05_22.edf	158720	76412.0	76432.0	1	4	4
chb05	chb05_22.edf	161280	76422.0	76442.0	1	4	4
chb05	chb05_22.edf	163840	76432.0	76452.0	1	4	4
chb05	chb05_22.edf	166400	76442.0	76462.0	1	4	4
chb05	chb05_22.edf	168960	76452.0	76472.0	1	4	4
chb05	chb05_22.edf	171520	76462.0	76482.0	1	4	4
chb05	chb05_22.edf	174080	76472.0	76492.0	1	4	4
chb05	chb05_22.edf	176640	76482.0	76502.0	1	4	4
chb05	chb05_22.edf	179200	76492.0	76512.0	1	4	4
chb05	chb05_22.edf	181760	76502.0	76522.0	1	4	4
chb05	chb05_22.edf	184320	76512.0	76532.0	1	4	4
chb05	chb05_22.edf	186880	76522.0	76542.0	1	4	4
chb05	chb05_22.edf	189440	76532.0	76552.0	1	4	4
chb05	chb05_22.edf	192000	76542.0	76562.0	1	4	4
chb05	chb05_22.edf	194560	76552.0	76572.0	1	4	4
chb05	chb05_22.edf	197120	76562.0	76582.0	1	4	4
chb05	chb05_22.edf	199680	76572.0	76592.0	1	4	4
chb05	chb05_22.edf	202240	76582.0	76602.0	1	4	4
chb05	chb05_22.edf	204800	76592.0	76612.0	1	4	4
chb05	chb05_22.edf	207360	76602.0	76622.0	1	4	4
chb05	chb05_22.edf	209920	76612.0	76632.0	1	4	4
chb05	chb05_22.edf	212480	76622.0	76642.0	1	4	4
chb05	chb05_22.edf	215040	76632.0	76652.0	1	4	4
chb05	chb05_22.edf	217600	76642.0	76662.0	1	4	4
chb05	chb05_22.edf	220160	76652.0	76672.0	1	4	4
chb05	chb05_22.edf	222720	76662.0	76682.0	1	4	4
chb05	chb05_22.edf	225280	76672.0	76692.0	1	4	4
chb05	chb05_22.edf	227840	76682.0	76702.0	1	4	4
chb05	chb05_22.edf	230400	76692.0	76712.0	1	4	4
chb05	chb05_22.edf	232960	76702.0	76722.0	1	4	4
chb05	chb05_22.edf	235520	76712.0	76732.0	1	4	4
chb05	chb05_22.edf	238080	76722.0	76742.0	1	4	4
chb05	chb05_22.edf	240640	76732.0	76752.0	1	4	4
chb05	chb05_22.edf	243200	76742.0	76762.0	1	4	4
chb05	chb05_22.edf	245760	76752.0	76772.0	1	4	4
chb05	chb05_22.edf	248320	76762.0	76782.0	1	4	4
chb05	chb05_22.edf	250880	76772.0	76792.0	1	4	4
chb05	chb05_22.edf	253440	76782.0	76802.0	1	4	4
chb05	chb05_22.edf	256000	76792.0	76812.0	1	4	4
chb05	chb05_22.edf	258560	76802.0	76822.0	1	4	4
chb05	chb05_22.edf	261120	76812.0	76832.0	1	4	4
chb05	chb05_22.edf	263680	76822.0	76842.0	1	4	4
chb05	chb05_22.edf	266240	76832.0	76852.0	1	4	4
chb05	chb05_22.edf	268800	76842.0	76862.0	1	4	4
chb05	chb05_22.edf	271360	76852.0	76872.0	1	4	4
chb05	chb05_22.edf	273920	76862.0	76882.0	1	4	4
chb05	chb05_22.edf	276480	76872.0	76892.0	1	4	4
chb05	chb05_22.edf	279040	76882.0	76902.0	1	4	4
chb05	chb05_22.edf	281600	76892.0	76912.0	1	4	4
chb05	chb05_22.edf	284160	76902.0	76922.0	1	4	4
chb05	chb05_22.edf	286720	76912.0	76932.0	1	4	4
chb05	chb05_22.edf	289280	76922.0	76942.0	1	4	4
chb05	chb05_22.edf	291840	76932.0	76952.0	1	4	4
chb05	chb05_22.edf	294400	76942.0	76962.0	1	4	4
chb05	chb05_22.edf	296960	76952.0	76972.0	1	4	4
chb05	chb05_22.edf	299520	76962.0	76982.0	1	4	4
chb05	chb05_22.edf	302080	76972.0	76992.0	1	4	4
chb05	chb05_22.edf	304640	76982.0	77002.0	1	4	4
chb05	chb05_22.edf	307200	76992.0	77012.0	1	4	4
chb05	chb05_22.edf	309760	77002.0	77022.0	1	4	4
chb05	chb05_22.edf	312320	77012.0	77032.0	1	4	4
chb05	chb05_22.edf	314880	77022.0	77042.0	1	4	4
chb05	chb05_22.edf	317440	77032.0	77052.0	1	4	4
chb05	chb05_22.edf	320000	77042.0	77062.0	1	4	4
chb05	chb05_22.edf	322560	77052.0	77072.0	1	4	4
chb05	chb05_22.edf	325120	77062.0	77082.0	1	4	4
chb05	chb05_22.edf	327680	77072.0	77092.0	1	4	4
chb05	chb05_22.edf	330240	77082.0	77102.0	1	4	4
chb05	chb05_22.edf	332800	77092.0	77112.0	1	4	4
chb05	chb05_22.edf	335360	77102.0	77122.0	1	4	4
chb05	chb05_22.edf	337920	77112.0	77132.0	1	4	4
chb05	chb05_22.edf	340480	77122.0	77142.0	1	4	4
chb05	chb05_22.edf	343040	77132.0	77152.0	1	4	4
chb05	chb05_22.edf	345600	77142.0	77162.0	1	4	4
chb05	chb05_22.edf	348160	77152.0	77172.0	1	4	4
chb05	chb05_22.edf	350720	77162.0	77182.0	1	4	4
chb05	chb05_22.edf	353280	77172.0	77192.0	1	4	4
chb05	chb05_22.edf	355840	77182.0	77202.0	1	4	4
chb05	chb05_22.edf	358400	77192.0	77212.0	1	4	4
chb05	chb05_22.edf	360960	77202.0	77222.0	1	4	4
chb05	chb05_22.edf	363520	77212.0	77232.0	1	4	4
chb05	chb05_22.edf	366080	77222.0	77242.0	1	4	4
chb05	chb05_22.edf	368640	77232.0	77252.0	1	4	4
chb05	chb05_22.edf	371200	77242.0	77262.0	1	4	4
chb05	chb05_22.edf	373760	77252.0	77272.0	1	4	4
chb05	chb05_22.edf	376320	77262.0	77282.0	1	4	4
chb05	chb05_22.edf	378880	77272.0	77292.0	1	4	4
chb05	chb05_22.edf	381440	77282.0	77302.0	1	4	4
chb05	chb05_22.edf	384000	77292.0	77312.0	1	4	4
chb05	chb05_22.edf	386560	77302.0	77322.0	1	4	4
chb05	chb05_22.edf	389120	77312.0	77332.0	1	4	4
chb05	chb05_22.edf	391680	77322.0	77342.0	1	4	4
chb05	chb05_22.edf	394240	77332.0	77352.0	1	4	4
chb05	chb05_22.edf	396800	77342.0	77362.0	1	4	4
chb05	chb05_22.edf	399360	77352.0	77372.0	1	4	4
chb05	chb05_22.edf	401920	77362.0	77382.0	1	4	4
chb05	chb05_22.edf	404480	77372.0	77392.0	1	4	4
chb05	chb05_22.edf	407040	77382.0	77402.0	1	4	4
chb05	chb05_22.edf	409600	77392.0	77412.0	1	4	4
chb05	chb05_22.edf	412160	77402.0	77422.0	1	4	4
chb05	chb05_22.edf	414720	77412.0	77432.0	1	4	4
chb05	chb05_22.edf	417280	77422.0	77442.0	1	4	4
chb05	chb05_22.edf	419840	77432.0	77452.0	1	4	4
chb05	chb05_22.edf	422400	77442.0	77462.0	1	4	4
chb05	chb05_22.edf	424960	77452.0	77472.0	1	4	4
chb05	chb05_22.edf	427520	77462.0	77482.0	1	4	4
chb05	chb05_22.edf	430080	77472.0	77492.0	1	4	4
chb05	chb05_22.edf	432640	77482.0	77502.0	1	4	4
chb05	chb05_22.edf	435200	77492.0	77512.0	1	4	4
chb05	chb05_22.edf	437760	77502.0	77522.0	1	4	4
chb05	chb05_22.edf	440320	77512.0	77532.0	1	4	4
chb05	chb05_22.edf	442880	77522.0	77542.0	1	4	4
chb05	chb05_22.edf	445440	77532.0	77552.0	1	4	4
chb05	chb05_22.edf	448000	77542.0	77562.0	1	4	4
chb05	chb05_22.edf	450560	77552.0	77572.0	1	4	4
chb05	chb05_22.edf	453120	77562.0	77582.0	1	4	4
chb05	chb05_22.edf	455680	77572.0	77592.0	1	4	4
chb05	chb05_22.edf	458240	77582.0	77602.0	1	4	4
chb05	chb05_22.edf	460800	77592.0	77612.0	1	4	4
chb05	chb05_22.edf	463360	77602.0	77622.0	1	4	4
chb05	chb05_22.edf	465920	77612.0	77632.0	1	4	4
chb05	chb05_22.edf	468480	77622.0	77642.0	1	4	4
chb05	chb05_22.edf	471040	77632.0	77652.0	1	4	4
chb05	chb05_22.edf	473600	77642.0	77662.0	1	4	4
chb05	chb05_22.edf	476160	77652.0	77672.0	1	4	4
chb05	chb05_22.edf	478720	77662.0	77682.0	1	4	4
chb05	chb05_22.edf	481280	77672.0	77692.0	1	4	4
chb05	chb05_22.edf	483840	77682.0	77702.0	1	4	4
chb05	chb05_22.edf	486400	77692.0	77712.0	1	4	4
chb05	chb05_22.edf	488960	77702.0	77722.0	1	4	4
chb05	chb05_22.edf	491520	77712.0	77732.0	1	4	4
chb05	chb05_22.edf	494080	77722.0	77742.0	1	4	4
chb05	chb05_22.edf	496640	77732.0	77752.0	1	4	4
chb05	chb05_22.edf	499200	77742.0	77762.0	1	4	4
chb05	chb05_22.edf	501760	77752.0	77772.0	1	4	4
chb05	chb05_22.edf	504320	77762.0	77782.0	1	4	4
chb05	chb05_22.edf	506880	77772.0	77792.0	1	4	4
chb05	chb05_22.edf	509440	77782.0	77802.0	1	4	4
chb05	chb05_22.edf	512000	77792.0	77812.0	1	4	4
chb05	chb05_22.edf	514560	77802.0	77822.0	1	4	4
chb05	chb05_22.edf	517120	77812.0	77832.0	1	4	4
chb05	chb05_26.edf	623616	92657.0	92677.0	0	-1
chb05	chb05_26.edf	700416	92957.0	92977.0	0	-1
chb05	chb05_26.edf	777216	93257.0	93277.0	0	-1
chb05	chb05_26.edf	854016	93557.0	93577.0	0	-1
chb05	chb05_27.edf	0	93828.0	93848.0	0	-1
chb05	chb05_27.edf	76800	94128.0	94148.0	0	-1
chb05	chb05_27.edf	153600	94428.0	94448.0	0	-1
chb05	chb05_27.edf	230400	94728.0	94748.0	0	-1
chb05	chb05_27.edf	307200	95028.0	95048.0	0	-1
chb05	chb05_27.edf	384000	95328.0	95348.0	0	-1
chb05	chb05_27.edf	460800	95628.0	95648.0	0	-1
chb05	chb05_27.edf	537600	95928.0	95948.0	0	-1
chb05	chb05_27.edf	614400	96228.0	96248.0	0	-1
chb05	chb05_27.edf	691200	96528.0	96548.0	0	-1
chb05	chb05_27.edf	768000	96828.0	96848.0	0	-1
chb05	chb05_27.edf	844800	97128.0	97148.0	0	-1
chb05	chb05_28.edf	0	97435.0	97455.0	0	-1
chb05	chb05_28.edf	76800	97735.0	97755.0	0	-1
chb05	chb05_28.edf	153600	98035.0	98055.0	0	-1
chb05	chb05_28.edf	230400	98335.0	98355.0	0	-1
chb05	chb05_28.edf	307200	98635.0	98655.0	0	-1
chb05	chb05_28.edf	384000	98935.0	98955.0	0	-1
chb05	chb05_28.edf	460800	99235.0	99255.0	0	-1
chb05	chb05_28.edf	537600	99535.0	99555.0	0	-1
chb05	chb05_28.edf	614400	99835.0	99855.0	0	-1
chb05	chb05_28.edf	691200	100135.0	100155.0	0	-1
chb05	chb05_28.edf	768000	100435.0	100455.0	0	-1
chb05	chb05_28.edf	844800	100735.0	100755.0	0	-1
chb05	chb05_29.edf	0	101042.0	101062.0	0	-1
chb05	chb05_29.edf	76800	101342.0	101362.0	0	-1
chb05	chb05_29.edf	153600	101642.0	101662.0	0	-1
chb05	chb05_29.edf	230400	101942.0	101962.0	0	-1
chb05	chb05_29.edf	307200	102242.0	102262.0	0	-1
chb05	chb05_29.edf	384000	102542.0	102562.0	0	-1
chb05	chb05_29.edf	460800	102842.0	102862.0	0	-1
chb05	chb05_29.edf	537600	103142.0	103162.0	0	-1
chb05	chb05_29.edf	614400	103442.0	103462.0	0	-1
chb05	chb05_29.edf	691200	103742.0	103762.0	0	-1
chb05	chb05_29.edf	768000	104042.0	104062.0	0	-1
chb05	chb05_29.edf	844800	104342.0	104362.0	0	-1
chb05	chb05_30.edf	0	104649.0	104669.0	0	-1
chb05	chb05_30.edf	76800	104949.0	104969.0	0	-1
chb05	chb05_30.edf	153600	105249.0	105269.0	0	-1
chb05	chb05_30.edf	230400	105549.0	105569.0	0	-1
chb05	chb05_30.edf	307200	105849.0	105869.0	0	-1
chb05	chb05_30.edf	384000	106149.0	106169.0	0	-1
chb05	chb05_30.edf	460800	106449.0	106469.0	0	-1
chb05	chb05_30.edf	537600	106749.0	106769.0	0	-1
chb05	chb05_30.edf	614400	107049.0	107069.0	0	-1
chb05	chb05_30.edf	691200	107349.0	107369.0	0	-1
chb05	chb05_30.edf	768000	107649.0	107669.0	0	-1
chb05	chb05_30.edf	844800	107949.0	107969.0	0	-1
chb05	chb05_31.edf	0	108256.0	108276.0	0	-1
chb05	chb05_31.edf	76800	108556.0	108576.0	0	-1
chb05	chb05_31.edf	153600	108856.0	108876.0	0	-1
chb05	chb05_31.edf	230400	109156.0	109176.0	0	-1
chb05	chb05_31.edf	307200	109456.0	109476.0	0	-1
chb05	chb05_31.edf	384000	109756.0	109776.0	0	-1
chb05	chb05_31.edf	460800	110056.0	110076.0	0	-1
chb05	chb05_31.edf	537600	110356.0	110376.0	0	-1
chb05	chb05_31.edf	614400	110656.0	110676.0	0	-1
chb05	chb05_31.edf	691200	110956.0	110976.0	0	-1
chb05	chb05_31.edf	768000	111256.0	111276.0	0	-1
chb05	chb05_31.edf	844800	111556.0	111576.0	0	-1
chb05	chb05_32.edf	0	111863.0	111883.0	0	-1
chb05	chb05_32.edf	76800	112163.0	112183.0	0	-1
chb05	chb05_32.edf	153600	112463.0	112483.0	0	-1
chb05	chb05_32.edf	230400	112763.0	112783.0	0	-1
chb05	chb05_32.edf	307200	113063.0	113083.0	0	-1
chb05	chb05_32.edf	384000	113363.0	113383.0	0	-1
chb05	chb05_32.edf	460800	113663.0	113683.0	0	-1
chb05	chb05_32.edf	537600	113963.0	113983.0	0	-1
chb05	chb05_32.edf	614400	114263.0	114283.0	0	-1
chb05	chb05_32.edf	691200	114563.0	114583.0	0	-1
chb05	chb05_32.edf	768000	114863.0	114883.0	0	-1
chb05	chb05_32.edf	844800	115163.0	115183.0	0	-1
chb05	chb05_33.edf	0	115470.0	115490.0	0	-1
chb05	chb05_33.edf	76800	115770.0	115790.0	0	-1
chb05	chb05_33.edf	153600	116070.0	116090.0	0	-1
chb05	chb05_33.edf	230400	116370.0	116390.0	0	-1
chb05	chb05_33.edf	307200	116670.0	116690.0	0	-1
chb05	chb05_33.edf	384000	116970.0	116990.0	0	-1
chb05	chb05_33.edf	460800	117270.0	117290.0	0	-1
chb05	chb05_33.edf	537600	117570.0	117590.0	0	-1
chb05	chb05_33.edf	614400	117870.0	117890.0	0	-1
chb05	chb05_33.edf	691200	118170.0	118190.0	0	-1
chb05	chb05_33.edf	768000	118470.0	118490.0	0	-1
chb05	chb05_33.edf	844800	118770.0	118790.0	0	-1
chb05	chb05_34.edf	0	119077.0	119097.0	0	-1
chb05	chb05_34.edf	76800	119377.0	119397.0	0	-1
chb05	chb05_34.edf	153600	119677.0	119697.0	0	-1
chb05	chb05_34.edf	230400	119977.0	119997.0	0	-1
chb05	chb05_34.edf	307200	120277.0	120297.0	0	-1
chb05	chb05_34.edf	384000	120577.0	120597.0	0	-1
chb05	chb05_34.edf	460800	120877.0	120897.0	0	-1
chb05	chb05_34.edf	537600	121177.0	121197.0	0	-1
chb05	chb05_34.edf	614400	121477.0	121497.0	0	-1
chb05	chb05_34.edf	691200	121777.0	121797.0	0	-1
chb05	chb05_34.edf	768000	122077.0	122097.0	0	-1
chb05	chb05_34.edf	844800	122377.0	122397.0	0	-1
chb05	chb05_35.edf	0	122684.0	122704.0	0	-1
chb05	chb05_35.edf	76800	122984.0	123004.0	0	-1
chb05	chb05_35.edf	153600	123284.0	123304.0	0	-1
chb05	chb05_35.edf	230400	123584.0	123604.0	0	-1
chb05	chb05_35.edf	307200	123884.0	123904.0	0	-1
chb05	chb05_35.edf	384000	124184.0	124204.0	0	-1
chb05	chb05_35.edf	460800	124484.0	124504.0	0	-1
chb05	chb05_35.edf	537600	124784.0	124804.0	0	-1
chb05	chb05_35.edf	614400	125084.0	125104.0	0	-1
chb05	chb05_35.edf	691200	125384.0	125404.0	0	-1
chb05	chb05_35.edf	768000	125684.0	125704.0	0	-1
chb05	chb05_35.edf	844800	125984.0	126004.0	0	-1
chb05	chb05_36.edf	0	126291.0	126311.0	0	-1
chb05	chb05_36.edf	76800	126591.0	126611.0	0	-1
chb05	chb05_36.edf	153600	126891.0	126911.0	0	-1
chb05	chb05_36.edf	230400	127191.0	127211.0	0	-1
chb05	chb05_36.edf	307200	127491.0	127511.0	0	-1
chb05	chb05_36.edf	384000	127791.0	127811.0	0	-1
chb05	chb05_36.edf	460800	128091.0	128111.0	0	-1
chb05	chb05_36.edf	537600	128391.0	128411.0	0	-1
chb05	chb05_36.edf	614400	128691.0	128711.0	0	-1
chb05	chb05_36.edf	691200	128991.0	129011.0	0	-1
chb05	chb05_36.edf	768000	129291.0	129311.0	0	-1
chb05	chb05_36.edf	844800	129591.0	129611.0	0	-1
chb05	chb05_37.edf	0	129898.0	129918.0	0	-1
chb05	chb05_37.edf	76800	130198.0	130218.0	0	-1
chb05	chb05_37.edf	153600	130498.0	130518.0	0	-1
chb05	chb05_37.edf	230400	130798.0	130818.0	0	-1
chb05	chb05_37.edf	307200	131098.0	131118.0	0	-1
chb05	chb05_37.edf	384000	131398.0	131418.0	0	-1
chb05	chb05_37.edf	460800	131698.0	131718.0	0	-1
chb05	chb05_37.edf	537600	131998.0	132018.0	0	-1
chb05	chb05_37.edf	614400	132298.0	132318.0	0	-1
chb05	chb05_37.edf	691200	132598.0	132618.0	0	-1
chb05	chb05_37.edf	768000	132898.0	132918.0	0	-1
chb05	chb05_37.edf	844800	133198.0	133218.0	0	-1
chb05	chb05_38.edf	0	133505.0	133525.0	0	-1
chb05	chb05_38.edf	76800	133805.0	133825.0	0	-1
chb05	chb05_38.edf	153600	134105.0	134125.0	0	-1
chb05	chb05_38.edf	230400	134405.0	134425.0	0	-1
chb05	chb05_38.edf	307200	134705.0	134725.0	0	-1
chb05	chb05_38.edf	384000	135005.0	135025.0	0	-1
chb05	chb05_38.edf	460800	135305.0	135325.0	0	-1
chb05	chb05_38.edf	537600	135605.0	135625.0	0	-1
chb05	chb05_38.edf	614400	135905.0	135925.0	0	-1
chb05	chb05_38.edf	691200	136205.0	136225.0	0	-1
chb05	chb05_38.edf	768000	136505.0	136525.0	0	-1
chb05	chb05_38.edf	844800	136805.0	136825.0	0	-1
chb05	chb05_39.edf	0	137112.0	137132.0	0	-1
chb05	chb05_39.edf	76800	137412.0	137432.0	0	-1
chb05	chb05_39.edf	153600	137712.0	137732.0	0	-1
chb05	chb05_39.edf	230400	138012.0	138032.0	0	-1
chb05	chb05_39.edf	307200	138312.0	138332.0	0	-1
chb05	chb05_39.edf	384000	138612.0	138632.0	0	-1
chb05	chb05_39.edf	460800	138912.0	138932.0	0	-1
chb05	chb05_39.edf	537600	139212.0	139232.0	0	-1
chb05	chb05_39.edf	614400	139512.0	139532.0	0	-1
chb05	chb05_39.edf	691200	139812.0	139832.0	0	-1
chb05	chb05_39.edf	768000	140112.0	140132.0	0	-1
chb05	chb05_39.edf	844800	140412.0	140432.0	0	-1
