## Supplementary material for "Same pipelines, different answers: how evaluation design shapes EEG seizure prediction": Reproducibility archive (code, manifests and predictions): chb08_candidates.csv

case	file	start_sample	start_s	end_s	label	event_id	event_ids
chb08	chb08_02.edf	0	0.0	20.0	0	-1
chb08	chb08_02.edf	76800	300.0	320.0	0	-1
chb08	chb08_02.edf	153600	600.0	620.0	0	-1
chb08	chb08_02.edf	156160	610.0	630.0	0	-1
chb08	chb08_02.edf	158720	620.0	640.0	0	-1
chb08	chb08_02.edf	161280	630.0	650.0	0	-1
chb08	chb08_02.edf	163840	640.0	660.0	0	-1
chb08	chb08_02.edf	166400	650.0	670.0	0	-1
chb08	chb08_02.edf	168960	660.0	680.0	0	-1
chb08	chb08_02.edf	171520	670.0	690.0	0	-1
chb08	chb08_02.edf	174080	680.0	700.0	0	-1
chb08	chb08_02.edf	176640	690.0	710.0	0	-1
chb08	chb08_02.edf	179200	700.0	720.0	0	-1
chb08	chb08_02.edf	181760	710.0	730.0	0	-1
chb08	chb08_02.edf	184320	720.0	740.0	0	-1
chb08	chb08_02.edf	186880	730.0	750.0	0	-1
chb08	chb08_02.edf	189440	740.0	760.0	0	-1
chb08	chb08_02.edf	192000	750.0	770.0	0	-1
chb08	chb08_02.edf	194560	760.0	780.0	0	-1
chb08	chb08_02.edf	197120	770.0	790.0	0	-1
chb08	chb08_02.edf	199680	780.0	800.0	0	-1
chb08	chb08_02.edf	202240	790.0	810.0	0	-1
chb08	chb08_02.edf	204800	800.0	820.0	0	-1
chb08	chb08_02.edf	207360	810.0	830.0	0	-1
chb08	chb08_02.edf	209920	820.0	840.0	0	-1
chb08	chb08_02.edf	212480	830.0	850.0	0	-1
chb08	chb08_02.edf	215040	840.0	860.0	0	-1
chb08	chb08_02.edf	217600	850.0	870.0	0	-1
chb08	chb08_02.edf	225280	880.0	900.0	1	0	0
chb08	chb08_02.edf	227840	890.0	910.0	1	0	0
chb08	chb08_02.edf	230400	900.0	920.0	1	0	0
chb08	chb08_02.edf	232960	910.0	930.0	1	0	0
chb08	chb08_02.edf	235520	920.0	940.0	1	0	0
chb08	chb08_02.edf	238080	930.0	950.0	1	0	0
chb08	chb08_02.edf	240640	940.0	960.0	1	0	0
chb08	chb08_02.edf	243200	950.0	970.0	1	0	0
chb08	chb08_02.edf	245760	960.0	980.0	1	0	0
chb08	chb08_02.edf	248320	970.0	990.0	1	0	0
chb08	chb08_02.edf	250880	980.0	1000.0	1	0	0
chb08	chb08_02.edf	253440	990.0	1010.0	1	0	0
chb08	chb08_02.edf	256000	1000.0	1020.0	1	0	0
chb08	chb08_02.edf	258560	1010.0	1030.0	1	0	0
chb08	chb08_02.edf	261120	1020.0	1040.0	1	0	0
chb08	chb08_02.edf	263680	1030.0	1050.0	1	0	0
chb08	chb08_02.edf	266240	1040.0	1060.0	1	0	0
chb08	chb08_02.edf	268800	1050.0	1070.0	1	0	0
chb08	chb08_02.edf	271360	1060.0	1080.0	1	0	0
chb08	chb08_02.edf	273920	1070.0	1090.0	1	0	0
chb08	chb08_02.edf	276480	1080.0	1100.0	1	0	0
chb08	chb08_02.edf	279040	1090.0	1110.0	1	0	0
chb08	chb08_02.edf	281600	1100.0	1120.0	1	0	0
chb08	chb08_02.edf	284160	1110.0	1130.0	1	0	0
chb08	chb08_02.edf	286720	1120.0	1140.0	1	0	0
chb08	chb08_02.edf	289280	1130.0	1150.0	1	0	0
chb08	chb08_02.edf	291840	1140.0	1160.0	1	0	0
chb08	chb08_02.edf	294400	1150.0	1170.0	1	0	0
chb08	chb08_02.edf	296960	1160.0	1180.0	1	0	0
chb08	chb08_02.edf	299520	1170.0	1190.0	1	0	0
chb08	chb08_02.edf	302080	1180.0	1200.0	1	0	0
chb08	chb08_02.edf	304640	1190.0	1210.0	1	0	0
chb08	chb08_02.edf	307200	1200.0	1220.0	1	0	0
chb08	chb08_02.edf	309760	1210.0	1230.0	1	0	0
chb08	chb08_02.edf	312320	1220.0	1240.0	1	0	0
chb08	chb08_02.edf	314880	1230.0	1250.0	1	0	0
chb08	chb08_02.edf	317440	1240.0	1260.0	1	0	0
chb08	chb08_02.edf	320000	1250.0	1270.0	1	0	0
chb08	chb08_02.edf	322560	1260.0	1280.0	1	0	0
chb08	chb08_02.edf	325120	1270.0	1290.0	1	0	0
chb08	chb08_02.edf	327680	1280.0	1300.0	1	0	0
chb08	chb08_02.edf	330240	1290.0	1310.0	1	0	0
chb08	chb08_02.edf	332800	1300.0	1320.0	1	0	0
chb08	chb08_02.edf	335360	1310.0	1330.0	1	0	0
chb08	chb08_02.edf	337920	1320.0	1340.0	1	0	0
chb08	chb08_02.edf	340480	1330.0	1350.0	1	0	0
chb08	chb08_02.edf	343040	1340.0	1360.0	1	0	0
chb08	chb08_02.edf	345600	1350.0	1370.0	1	0	0
chb08	chb08_02.edf	348160	1360.0	1380.0	1	0	0
chb08	chb08_02.edf	350720	1370.0	1390.0	1	0	0
chb08	chb08_02.edf	353280	1380.0	1400.0	1	0	0
chb08	chb08_02.edf	355840	1390.0	1410.0	1	0	0
chb08	chb08_02.edf	358400	1400.0	1420.0	1	0	0
chb08	chb08_02.edf	360960	1410.0	1430.0	1	0	0
chb08	chb08_02.edf	363520	1420.0	1440.0	1	0	0
chb08	chb08_02.edf	366080	1430.0	1450.0	1	0	0
chb08	chb08_02.edf	368640	1440.0	1460.0	1	0	0
chb08	chb08_02.edf	371200	1450.0	1470.0	1	0	0
chb08	chb08_02.edf	373760	1460.0	1480.0	1	0	0
chb08	chb08_02.edf	376320	1470.0	1490.0	1	0	0
chb08	chb08_02.edf	378880	1480.0	1500.0	1	0	0
chb08	chb08_02.edf	381440	1490.0	1510.0	1	0	0
chb08	chb08_02.edf	384000	1500.0	1520.0	1	0	0
chb08	chb08_02.edf	386560	1510.0	1530.0	1	0	0
chb08	chb08_02.edf	389120	1520.0	1540.0	1	0	0
chb08	chb08_02.edf	391680	1530.0	1550.0	1	0	0
chb08	chb08_02.edf	394240	1540.0	1560.0	1	0	0
chb08	chb08_02.edf	396800	1550.0	1570.0	1	0	0
chb08	chb08_02.edf	399360	1560.0	1580.0	1	0	0
chb08	chb08_02.edf	401920	1570.0	1590.0	1	0	0
chb08	chb08_02.edf	404480	1580.0	1600.0	1	0	0
chb08	chb08_02.edf	407040	1590.0	1610.0	1	0	0
chb08	chb08_02.edf	409600	1600.0	1620.0	1	0	0
chb08	chb08_02.edf	412160	1610.0	1630.0	1	0	0
chb08	chb08_02.edf	414720	1620.0	1640.0	1	0	0
chb08	chb08_02.edf	417280	1630.0	1650.0	1	0	0
chb08	chb08_02.edf	419840	1640.0	1660.0	1	0	0
chb08	chb08_02.edf	422400	1650.0	1670.0	1	0	0
chb08	chb08_02.edf	424960	1660.0	1680.0	1	0	0
chb08	chb08_02.edf	427520	1670.0	1690.0	1	0	0
chb08	chb08_02.edf	430080	1680.0	1700.0	1	0	0
chb08	chb08_02.edf	432640	1690.0	1710.0	1	0	0
chb08	chb08_02.edf	435200	1700.0	1720.0	1	0	0
chb08	chb08_02.edf	437760	1710.0	1730.0	1	0	0
chb08	chb08_02.edf	440320	1720.0	1740.0	1	0	0
chb08	chb08_02.edf	442880	1730.0	1750.0	1	0	0
chb08	chb08_02.edf	445440	1740.0	1760.0	1	0	0
chb08	chb08_02.edf	448000	1750.0	1770.0	1	0	0
chb08	chb08_02.edf	450560	1760.0	1780.0	1	0	0
chb08	chb08_02.edf	453120	1770.0	1790.0	1	0	0
chb08	chb08_02.edf	455680	1780.0	1800.0	1	0	0
chb08	chb08_02.edf	458240	1790.0	1810.0	1	0	0
chb08	chb08_02.edf	460800	1800.0	1820.0	1	0	0
chb08	chb08_02.edf	463360	1810.0	1830.0	1	0	0
chb08	chb08_02.edf	465920	1820.0	1840.0	1	0	0
chb08	chb08_02.edf	468480	1830.0	1850.0	1	0	0
chb08	chb08_02.edf	471040	1840.0	1860.0	1	0	0
chb08	chb08_02.edf	473600	1850.0	1870.0	1	0	0
chb08	chb08_02.edf	476160	1860.0	1880.0	1	0	0
chb08	chb08_02.edf	478720	1870.0	1890.0	1	0	0
chb08	chb08_02.edf	481280	1880.0	1900.0	1	0	0
chb08	chb08_02.edf	483840	1890.0	1910.0	1	0	0
chb08	chb08_02.edf	486400	1900.0	1920.0	1	0	0
chb08	chb08_02.edf	488960	1910.0	1930.0	1	0	0
chb08	chb08_02.edf	491520	1920.0	1940.0	1	0	0
chb08	chb08_02.edf	494080	1930.0	1950.0	1	0	0
chb08	chb08_02.edf	496640	1940.0	1960.0	1	0	0
chb08	chb08_02.edf	499200	1950.0	1970.0	1	0	0
chb08	chb08_02.edf	501760	1960.0	1980.0	1	0	0
chb08	chb08_02.edf	504320	1970.0	1990.0	1	0	0
chb08	chb08_02.edf	506880	1980.0	2000.0	1	0	0
chb08	chb08_02.edf	509440	1990.0	2010.0	1	0	0
chb08	chb08_02.edf	512000	2000.0	2020.0	1	0	0
chb08	chb08_02.edf	514560	2010.0	2030.0	1	0	0
chb08	chb08_02.edf	517120	2020.0	2040.0	1	0	0
chb08	chb08_02.edf	519680	2030.0	2050.0	1	0	0
chb08	chb08_02.edf	522240	2040.0	2060.0	1	0	0
chb08	chb08_02.edf	524800	2050.0	2070.0	1	0	0
chb08	chb08_02.edf	527360	2060.0	2080.0	1	0	0
chb08	chb08_02.edf	529920	2070.0	2090.0	1	0	0
chb08	chb08_02.edf	532480	2080.0	2100.0	1	0	0
chb08	chb08_02.edf	535040	2090.0	2110.0	1	0	0
chb08	chb08_02.edf	537600	2100.0	2120.0	1	0	0
chb08	chb08_02.edf	540160	2110.0	2130.0	1	0	0
chb08	chb08_02.edf	542720	2120.0	2140.0	1	0	0
chb08	chb08_02.edf	545280	2130.0	2150.0	1	0	0
chb08	chb08_02.edf	547840	2140.0	2160.0	1	0	0
chb08	chb08_02.edf	550400	2150.0	2170.0	1	0	0
chb08	chb08_02.edf	552960	2160.0	2180.0	1	0	0
chb08	chb08_02.edf	555520	2170.0	2190.0	1	0	0
chb08	chb08_02.edf	558080	2180.0	2200.0	1	0	0
chb08	chb08_02.edf	560640	2190.0	2210.0	1	0	0
chb08	chb08_02.edf	563200	2200.0	2220.0	1	0	0
chb08	chb08_02.edf	565760	2210.0	2230.0	1	0	0
chb08	chb08_02.edf	568320	2220.0	2240.0	1	0	0
chb08	chb08_02.edf	570880	2230.0	2250.0	1	0	0
chb08	chb08_02.edf	573440	2240.0	2260.0	1	0	0
chb08	chb08_02.edf	576000	2250.0	2270.0	1	0	0
chb08	chb08_02.edf	578560	2260.0	2280.0	1	0	0
chb08	chb08_02.edf	581120	2270.0	2290.0	1	0	0
chb08	chb08_02.edf	583680	2280.0	2300.0	1	0	0
chb08	chb08_02.edf	586240	2290.0	2310.0	1	0	0
chb08	chb08_02.edf	588800	2300.0	2320.0	1	0	0
chb08	chb08_02.edf	591360	2310.0	2330.0	1	0	0
chb08	chb08_02.edf	593920	2320.0	2340.0	1	0	0
chb08	chb08_02.edf	596480	2330.0	2350.0	1	0	0
chb08	chb08_02.edf	599040	2340.0	2360.0	1	0	0
chb08	chb08_02.edf	601600	2350.0	2370.0	1	0	0
chb08	chb08_10.edf	662016	28263.0	28283.0	0	-1
chb08	chb08_10.edf	738816	28563.0	28583.0	0	-1
chb08	chb08_10.edf	815616	28863.0	28883.0	0	-1
chb08	chb08_10.edf	892416	29163.0	29183.0	0	-1
chb08	chb08_11.edf	0	29284.0	29304.0	0	-1
chb08	chb08_11.edf	76800	29584.0	29604.0	0	-1
chb08	chb08_11.edf	153600	29884.0	29904.0	0	-1
chb08	chb08_11.edf	230400	30184.0	30204.0	0	-1
chb08	chb08_11.edf	232960	30194.0	30214.0	0	-1
chb08	chb08_11.edf	235520	30204.0	30224.0	0	-1
chb08	chb08_11.edf	238080	30214.0	30234.0	0	-1
chb08	chb08_11.edf	240640	30224.0	30244.0	0	-1
chb08	chb08_11.edf	243200	30234.0	30254.0	0	-1
chb08	chb08_11.edf	245760	30244.0	30264.0	0	-1
chb08	chb08_11.edf	248320	30254.0	30274.0	0	-1
chb08	chb08_11.edf	250880	30264.0	30284.0	0	-1
chb08	chb08_11.edf	253440	30274.0	30294.0	0	-1
chb08	chb08_11.edf	256000	30284.0	30304.0	0	-1
chb08	chb08_11.edf	258560	30294.0	30314.0	0	-1
chb08	chb08_11.edf	261120	30304.0	30324.0	0	-1
chb08	chb08_11.edf	263680	30314.0	30334.0	0	-1
chb08	chb08_11.edf	266240	30324.0	30344.0	0	-1
chb08	chb08_11.edf	268800	30334.0	30354.0	0	-1
chb08	chb08_11.edf	271360	30344.0	30364.0	0	-1
chb08	chb08_11.edf	273920	30354.0	30374.0	0	-1
chb08	chb08_11.edf	276480	30364.0	30384.0	0	-1
chb08	chb08_11.edf	279040	30374.0	30394.0	0	-1
chb08	chb08_11.edf	281600	30384.0	30404.0	0	-1
chb08	chb08_11.edf	284160	30394.0	30414.0	0	-1
chb08	chb08_11.edf	286720	30404.0	30424.0	0	-1
chb08	chb08_11.edf	289280	30414.0	30434.0	0	-1
chb08	chb08_11.edf	291840	30424.0	30444.0	0	-1
chb08	chb08_11.edf	294400	30434.0	30454.0	0	-1
chb08	chb08_11.edf	296960	30444.0	30464.0	0	-1
chb08	chb08_11.edf	304640	30474.0	30494.0	1	2	2
chb08	chb08_11.edf	307200	30484.0	30504.0	1	2	2
chb08	chb08_11.edf	309760	30494.0	30514.0	1	2	2
chb08	chb08_11.edf	312320	30504.0	30524.0	1	2	2
chb08	chb08_11.edf	314880	30514.0	30534.0	1	2	2
chb08	chb08_11.edf	317440	30524.0	30544.0	1	2	2
chb08	chb08_11.edf	320000	30534.0	30554.0	1	2	2
chb08	chb08_11.edf	322560	30544.0	30564.0	1	2	2
chb08	chb08_11.edf	325120	30554.0	30574.0	1	2	2
chb08	chb08_11.edf	327680	30564.0	30584.0	1	2	2
chb08	chb08_11.edf	330240	30574.0	30594.0	1	2	2
chb08	chb08_11.edf	332800	30584.0	30604.0	1	2	2
chb08	chb08_11.edf	335360	30594.0	30614.0	1	2	2
chb08	chb08_11.edf	337920	30604.0	30624.0	1	2	2
chb08	chb08_11.edf	340480	30614.0	30634.0	1	2	2
chb08	chb08_11.edf	343040	30624.0	30644.0	1	2	2
chb08	chb08_11.edf	345600	30634.0	30654.0	1	2	2
chb08	chb08_11.edf	348160	30644.0	30664.0	1	2	2
chb08	chb08_11.edf	350720	30654.0	30674.0	1	2	2
chb08	chb08_11.edf	353280	30664.0	30684.0	1	2	2
chb08	chb08_11.edf	355840	30674.0	30694.0	1	2	2
chb08	chb08_11.edf	358400	30684.0	30704.0	1	2	2
chb08	chb08_11.edf	360960	30694.0	30714.0	1	2	2
chb08	chb08_11.edf	363520	30704.0	30724.0	1	2	2
chb08	chb08_11.edf	366080	30714.0	30734.0	1	2	2
chb08	chb08_11.edf	368640	30724.0	30744.0	1	2	2
chb08	chb08_11.edf	371200	30734.0	30754.0	1	2	2
chb08	chb08_11.edf	373760	30744.0	30764.0	1	2	2
chb08	chb08_11.edf	376320	30754.0	30774.0	1	2	2
chb08	chb08_11.edf	378880	30764.0	30784.0	1	2	2
chb08	chb08_11.edf	381440	30774.0	30794.0	1	2	2
chb08	chb08_11.edf	384000	30784.0	30804.0	1	2	2
chb08	chb08_11.edf	386560	30794.0	30814.0	1	2	2
chb08	chb08_11.edf	389120	30804.0	30824.0	1	2	2
chb08	chb08_11.edf	391680	30814.0	30834.0	1	2	2
chb08	chb08_11.edf	394240	30824.0	30844.0	1	2	2
chb08	chb08_11.edf	396800	30834.0	30854.0	1	2	2
chb08	chb08_11.edf	399360	30844.0	30864.0	1	2	2
chb08	chb08_11.edf	401920	30854.0	30874.0	1	2	2
chb08	chb08_11.edf	404480	30864.0	30884.0	1	2	2
chb08	chb08_11.edf	407040	30874.0	30894.0	1	2	2
chb08	chb08_11.edf	409600	30884.0	30904.0	1	2	2
chb08	chb08_11.edf	412160	30894.0	30914.0	1	2	2
chb08	chb08_11.edf	414720	30904.0	30924.0	1	2	2
chb08	chb08_11.edf	417280	30914.0	30934.0	1	2	2
chb08	chb08_11.edf	419840	30924.0	30944.0	1	2	2
chb08	chb08_11.edf	422400	30934.0	30954.0	1	2	2
chb08	chb08_11.edf	424960	30944.0	30964.0	1	2	2
chb08	chb08_11.edf	427520	30954.0	30974.0	1	2	2
chb08	chb08_11.edf	430080	30964.0	30984.0	1	2	2
chb08	chb08_11.edf	432640	30974.0	30994.0	1	2	2
chb08	chb08_11.edf	435200	30984.0	31004.0	1	2	2
chb08	chb08_11.edf	437760	30994.0	31014.0	1	2	2
chb08	chb08_11.edf	440320	31004.0	31024.0	1	2	2
chb08	chb08_11.edf	442880	31014.0	31034.0	1	2	2
chb08	chb08_11.edf	445440	31024.0	31044.0	1	2	2
chb08	chb08_11.edf	448000	31034.0	31054.0	1	2	2
chb08	chb08_11.edf	450560	31044.0	31064.0	1	2	2
chb08	chb08_11.edf	453120	31054.0	31074.0	1	2	2
chb08	chb08_11.edf	455680	31064.0	31084.0	1	2	2
chb08	chb08_11.edf	458240	31074.0	31094.0	1	2	2
chb08	chb08_11.edf	460800	31084.0	31104.0	1	2	2
chb08	chb08_11.edf	463360	31094.0	31114.0	1	2	2
chb08	chb08_11.edf	465920	31104.0	31124.0	1	2	2
chb08	chb08_11.edf	468480	31114.0	31134.0	1	2	2
chb08	chb08_11.edf	471040	31124.0	31144.0	1	2	2
chb08	chb08_11.edf	473600	31134.0	31154.0	1	2	2
chb08	chb08_11.edf	476160	31144.0	31164.0	1	2	2
chb08	chb08_11.edf	478720	31154.0	31174.0	1	2	2
chb08	chb08_11.edf	481280	31164.0	31184.0	1	2	2
chb08	chb08_11.edf	483840	31174.0	31194.0	1	2	2
chb08	chb08_11.edf	486400	31184.0	31204.0	1	2	2
chb08	chb08_11.edf	488960	31194.0	31214.0	1	2	2
chb08	chb08_11.edf	491520	31204.0	31224.0	1	2	2
chb08	chb08_11.edf	494080	31214.0	31234.0	1	2	2
chb08	chb08_11.edf	496640	31224.0	31244.0	1	2	2
chb08	chb08_11.edf	499200	31234.0	31254.0	1	2	2
chb08	chb08_11.edf	501760	31244.0	31264.0	1	2	2
chb08	chb08_11.edf	504320	31254.0	31274.0	1	2	2
chb08	chb08_11.edf	506880	31264.0	31284.0	1	2	2
chb08	chb08_11.edf	509440	31274.0	31294.0	1	2	2
chb08	chb08_11.edf	512000	31284.0	31304.0	1	2	2
chb08	chb08_11.edf	514560	31294.0	31314.0	1	2	2
chb08	chb08_11.edf	517120	31304.0	31324.0	1	2	2
chb08	chb08_11.edf	519680	31314.0	31334.0	1	2	2
chb08	chb08_11.edf	522240	31324.0	31344.0	1	2	2
chb08	chb08_11.edf	524800	31334.0	31354.0	1	2	2
chb08	chb08_11.edf	527360	31344.0	31364.0	1	2	2
chb08	chb08_11.edf	529920	31354.0	31374.0	1	2	2
chb08	chb08_11.edf	532480	31364.0	31384.0	1	2	2
chb08	chb08_11.edf	535040	31374.0	31394.0	1	2	2
chb08	chb08_11.edf	537600	31384.0	31404.0	1	2	2
chb08	chb08_11.edf	540160	31394.0	31414.0	1	2	2
chb08	chb08_11.edf	542720	31404.0	31424.0	1	2	2
chb08	chb08_11.edf	545280	31414.0	31434.0	1	2	2
chb08	chb08_11.edf	547840	31424.0	31444.0	1	2	2
chb08	chb08_11.edf	550400	31434.0	31454.0	1	2	2
chb08	chb08_11.edf	552960	31444.0	31464.0	1	2	2
chb08	chb08_11.edf	555520	31454.0	31474.0	1	2	2
chb08	chb08_11.edf	558080	31464.0	31484.0	1	2	2
chb08	chb08_11.edf	560640	31474.0	31494.0	1	2	2
chb08	chb08_11.edf	563200	31484.0	31504.0	1	2	2
chb08	chb08_11.edf	565760	31494.0	31514.0	1	2	2
chb08	chb08_11.edf	568320	31504.0	31524.0	1	2	2
chb08	chb08_11.edf	570880	31514.0	31534.0	1	2	2
chb08	chb08_11.edf	573440	31524.0	31544.0	1	2	2
chb08	chb08_11.edf	576000	31534.0	31554.0	1	2	2
chb08	chb08_11.edf	578560	31544.0	31564.0	1	2	2
chb08	chb08_11.edf	581120	31554.0	31574.0	1	2	2
chb08	chb08_11.edf	583680	31564.0	31584.0	1	2	2
chb08	chb08_11.edf	586240	31574.0	31594.0	1	2	2
chb08	chb08_11.edf	588800	31584.0	31604.0	1	2	2
chb08	chb08_11.edf	591360	31594.0	31614.0	1	2	2
chb08	chb08_11.edf	593920	31604.0	31624.0	1	2	2
chb08	chb08_11.edf	596480	31614.0	31634.0	1	2	2
chb08	chb08_11.edf	599040	31624.0	31644.0	1	2	2
chb08	chb08_11.edf	601600	31634.0	31654.0	1	2	2
chb08	chb08_11.edf	604160	31644.0	31664.0	1	2	2
chb08	chb08_11.edf	606720	31654.0	31674.0	1	2	2
chb08	chb08_11.edf	609280	31664.0	31684.0	1	2	2
chb08	chb08_11.edf	611840	31674.0	31694.0	1	2	2
chb08	chb08_11.edf	614400	31684.0	31704.0	1	2	2
chb08	chb08_11.edf	616960	31694.0	31714.0	1	2	2
chb08	chb08_11.edf	619520	31704.0	31724.0	1	2	2
chb08	chb08_11.edf	622080	31714.0	31734.0	1	2	2
chb08	chb08_11.edf	624640	31724.0	31744.0	1	2	2
chb08	chb08_11.edf	627200	31734.0	31754.0	1	2	2
chb08	chb08_11.edf	629760	31744.0	31764.0	1	2	2
chb08	chb08_11.edf	632320	31754.0	31774.0	1	2	2
chb08	chb08_11.edf	634880	31764.0	31784.0	1	2	2
chb08	chb08_11.edf	637440	31774.0	31794.0	1	2	2
chb08	chb08_11.edf	640000	31784.0	31804.0	1	2	2
chb08	chb08_11.edf	642560	31794.0	31814.0	1	2	2
chb08	chb08_11.edf	645120	31804.0	31824.0	1	2	2
chb08	chb08_11.edf	647680	31814.0	31834.0	1	2	2
chb08	chb08_11.edf	650240	31824.0	31844.0	1	2	2
chb08	chb08_11.edf	652800	31834.0	31854.0	1	2	2
chb08	chb08_11.edf	655360	31844.0	31864.0	1	2	2
chb08	chb08_11.edf	657920	31854.0	31874.0	1	2	2
chb08	chb08_11.edf	660480	31864.0	31884.0	1	2	2
chb08	chb08_11.edf	663040	31874.0	31894.0	1	2	2
chb08	chb08_11.edf	665600	31884.0	31904.0	1	2	2
chb08	chb08_11.edf	668160	31894.0	31914.0	1	2	2
chb08	chb08_11.edf	670720	31904.0	31924.0	1	2	2
chb08	chb08_11.edf	673280	31914.0	31934.0	1	2	2
chb08	chb08_11.edf	675840	31924.0	31944.0	1	2	2
chb08	chb08_11.edf	678400	31934.0	31954.0	1	2	2
chb08	chb08_11.edf	680960	31944.0	31964.0	1	2	2
chb08	chb08_17.edf	652032	53476.0	53496.0	0	-1
chb08	chb08_17.edf	728832	53776.0	53796.0	0	-1
chb08	chb08_17.edf	805632	54076.0	54096.0	0	-1
chb08	chb08_17.edf	882432	54376.0	54396.0	0	-1
chb08	chb08_18.edf	0	54536.0	54556.0	0	-1
chb08	chb08_18.edf	76800	54836.0	54856.0	0	-1
chb08	chb08_18.edf	153600	55136.0	55156.0	0	-1
chb08	chb08_18.edf	230400	55436.0	55456.0	0	-1
chb08	chb08_18.edf	307200	55736.0	55756.0	0	-1
chb08	chb08_18.edf	384000	56036.0	56056.0	0	-1
chb08	chb08_18.edf	460800	56336.0	56356.0	0	-1
chb08	chb08_18.edf	537600	56636.0	56656.0	0	-1
chb08	chb08_18.edf	614400	56936.0	56956.0	0	-1
chb08	chb08_18.edf	691200	57236.0	57256.0	0	-1
chb08	chb08_18.edf	768000	57536.0	57556.0	0	-1
chb08	chb08_18.edf	844800	57836.0	57856.0	0	-1
chb08	chb08_19.edf	0	58144.0	58164.0	0	-1
chb08	chb08_19.edf	76800	58444.0	58464.0	0	-1
chb08	chb08_19.edf	153600	58744.0	58764.0	0	-1
chb08	chb08_19.edf	230400	59044.0	59064.0	0	-1
chb08	chb08_19.edf	307200	59344.0	59364.0	0	-1
chb08	chb08_19.edf	384000	59644.0	59664.0	0	-1
chb08	chb08_19.edf	460800	59944.0	59964.0	0	-1
chb08	chb08_19.edf	537600	60244.0	60264.0	0	-1
chb08	chb08_19.edf	614400	60544.0	60564.0	0	-1
chb08	chb08_19.edf	691200	60844.0	60864.0	0	-1
chb08	chb08_19.edf	768000	61144.0	61164.0	0	-1
chb08	chb08_19.edf	844800	61444.0	61464.0	0	-1
chb08	chb08_20.edf	0	61751.0	61771.0	0	-1
chb08	chb08_20.edf	76800	62051.0	62071.0	0	-1
chb08	chb08_20.edf	153600	62351.0	62371.0	0	-1
chb08	chb08_20.edf	230400	62651.0	62671.0	0	-1
chb08	chb08_20.edf	307200	62951.0	62971.0	0	-1
chb08	chb08_20.edf	384000	63251.0	63271.0	0	-1
chb08	chb08_20.edf	460800	63551.0	63571.0	0	-1
chb08	chb08_20.edf	537600	63851.0	63871.0	0	-1
chb08	chb08_20.edf	614400	64151.0	64171.0	0	-1
chb08	chb08_20.edf	691200	64451.0	64471.0	0	-1
chb08	chb08_20.edf	768000	64751.0	64771.0	0	-1
chb08	chb08_20.edf	844800	65051.0	65071.0	0	-1
chb08	chb08_21.edf	0	65359.0	65379.0	0	-1
chb08	chb08_21.edf	2560	65369.0	65389.0	0	-1
chb08	chb08_21.edf	5120	65379.0	65399.0	0	-1
chb08	chb08_21.edf	7680	65389.0	65409.0	0	-1
chb08	chb08_21.edf	10240	65399.0	65419.0	0	-1
chb08	chb08_21.edf	12800	65409.0	65429.0	0	-1
chb08	chb08_21.edf	15360	65419.0	65439.0	0	-1
chb08	chb08_21.edf	17920	65429.0	65449.0	0	-1
chb08	chb08_21.edf	20480	65439.0	65459.0	0	-1
chb08	chb08_21.edf	23040	65449.0	65469.0	0	-1
chb08	chb08_21.edf	25600	65459.0	65479.0	0	-1
chb08	chb08_21.edf	28160	65469.0	65489.0	0	-1
chb08	chb08_21.edf	30720	65479.0	65499.0	0	-1
chb08	chb08_21.edf	33280	65489.0	65509.0	0	-1
chb08	chb08_21.edf	35840	65499.0	65519.0	0	-1
chb08	chb08_21.edf	38400	65509.0	65529.0	0	-1
chb08	chb08_21.edf	40960	65519.0	65539.0	0	-1
chb08	chb08_21.edf	43520	65529.0	65549.0	0	-1
chb08	chb08_21.edf	46080	65539.0	65559.0	0	-1
chb08	chb08_21.edf	48640	65549.0	65569.0	0	-1
chb08	chb08_21.edf	51200	65559.0	65579.0	0	-1
chb08	chb08_21.edf	53760	65569.0	65589.0	0	-1
chb08	chb08_21.edf	56320	65579.0	65599.0	0	-1
chb08	chb08_21.edf	58880	65589.0	65609.0	0	-1
chb08	chb08_21.edf	61440	65599.0	65619.0	0	-1
chb08	chb08_21.edf	64000	65609.0	65629.0	0	-1
chb08	chb08_21.edf	66560	65619.0	65639.0	0	-1
chb08	chb08_21.edf	74240	65649.0	65669.0	1	4	4
chb08	chb08_21.edf	76800	65659.0	65679.0	1	4	4
chb08	chb08_21.edf	79360	65669.0	65689.0	1	4	4
chb08	chb08_21.edf	81920	65679.0	65699.0	1	4	4
chb08	chb08_21.edf	84480	65689.0	65709.0	1	4	4
chb08	chb08_21.edf	87040	65699.0	65719.0	1	4	4
chb08	chb08_21.edf	89600	65709.0	65729.0	1	4	4
chb08	chb08_21.edf	92160	65719.0	65739.0	1	4	4
chb08	chb08_21.edf	94720	65729.0	65749.0	1	4	4
chb08	chb08_21.edf	97280	65739.0	65759.0	1	4	4
chb08	chb08_21.edf	99840	65749.0	65769.0	1	4	4
chb08	chb08_21.edf	102400	65759.0	65779.0	1	4	4
chb08	chb08_21.edf	104960	65769.0	65789.0	1	4	4
chb08	chb08_21.edf	107520	65779.0	65799.0	1	4	4
chb08	chb08_21.edf	110080	65789.0	65809.0	1	4	4
chb08	chb08_21.edf	112640	65799.0	65819.0	1	4	4
chb08	chb08_21.edf	115200	65809.0	65829.0	1	4	4
chb08	chb08_21.edf	117760	65819.0	65839.0	1	4	4
chb08	chb08_21.edf	120320	65829.0	65849.0	1	4	4
chb08	chb08_21.edf	122880	65839.0	65859.0	1	4	4
chb08	chb08_21.edf	125440	65849.0	65869.0	1	4	4
chb08	chb08_21.edf	128000	65859.0	65879.0	1	4	4
chb08	chb08_21.edf	130560	65869.0	65889.0	1	4	4
chb08	chb08_21.edf	133120	65879.0	65899.0	1	4	4
chb08	chb08_21.edf	135680	65889.0	65909.0	1	4	4
chb08	chb08_21.edf	138240	65899.0	65919.0	1	4	4
chb08	chb08_21.edf	140800	65909.0	65929.0	1	4	4
chb08	chb08_21.edf	143360	65919.0	65939.0	1	4	4
chb08	chb08_21.edf	145920	65929.0	65949.0	1	4	4
chb08	chb08_21.edf	148480	65939.0	65959.0	1	4	4
chb08	chb08_21.edf	151040	65949.0	65969.0	1	4	4
chb08	chb08_21.edf	153600	65959.0	65979.0	1	4	4
chb08	chb08_21.edf	156160	65969.0	65989.0	1	4	4
chb08	chb08_21.edf	158720	65979.0	65999.0	1	4	4
chb08	chb08_21.edf	161280	65989.0	66009.0	1	4	4
chb08	chb08_21.edf	163840	65999.0	66019.0	1	4	4
chb08	chb08_21.edf	166400	66009.0	66029.0	1	4	4
chb08	chb08_21.edf	168960	66019.0	66039.0	1	4	4
chb08	chb08_21.edf	171520	66029.0	66049.0	1	4	4
chb08	chb08_21.edf	174080	66039.0	66059.0	1	4	4
chb08	chb08_21.edf	176640	66049.0	66069.0	1	4	4
chb08	chb08_21.edf	179200	66059.0	66079.0	1	4	4
chb08	chb08_21.edf	181760	66069.0	66089.0	1	4	4
chb08	chb08_21.edf	184320	66079.0	66099.0	1	4	4
chb08	chb08_21.edf	186880	66089.0	66109.0	1	4	4
chb08	chb08_21.edf	189440	66099.0	66119.0	1	4	4
chb08	chb08_21.edf	192000	66109.0	66129.0	1	4	4
chb08	chb08_21.edf	194560	66119.0	66139.0	1	4	4
chb08	chb08_21.edf	197120	66129.0	66149.0	1	4	4
chb08	chb08_21.edf	199680	66139.0	66159.0	1	4	4
chb08	chb08_21.edf	202240	66149.0	66169.0	1	4	4
chb08	chb08_21.edf	204800	66159.0	66179.0	1	4	4
chb08	chb08_21.edf	207360	66169.0	66189.0	1	4	4
chb08	chb08_21.edf	209920	66179.0	66199.0	1	4	4
chb08	chb08_21.edf	212480	66189.0	66209.0	1	4	4
chb08	chb08_21.edf	215040	66199.0	66219.0	1	4	4
chb08	chb08_21.edf	217600	66209.0	66229.0	1	4	4
chb08	chb08_21.edf	220160	66219.0	66239.0	1	4	4
chb08	chb08_21.edf	222720	66229.0	66249.0	1	4	4
chb08	chb08_21.edf	225280	66239.0	66259.0	1	4	4
chb08	chb08_21.edf	227840	66249.0	66269.0	1	4	4
chb08	chb08_21.edf	230400	66259.0	66279.0	1	4	4
chb08	chb08_21.edf	232960	66269.0	66289.0	1	4	4
chb08	chb08_21.edf	235520	66279.0	66299.0	1	4	4
chb08	chb08_21.edf	238080	66289.0	66309.0	1	4	4
chb08	chb08_21.edf	240640	66299.0	66319.0	1	4	4
chb08	chb08_21.edf	243200	66309.0	66329.0	1	4	4
chb08	chb08_21.edf	245760	66319.0	66339.0	1	4	4
chb08	chb08_21.edf	248320	66329.0	66349.0	1	4	4
chb08	chb08_21.edf	250880	66339.0	66359.0	1	4	4
chb08	chb08_21.edf	253440	66349.0	66369.0	1	4	4
chb08	chb08_21.edf	256000	66359.0	66379.0	1	4	4
chb08	chb08_21.edf	258560	66369.0	66389.0	1	4	4
chb08	chb08_21.edf	261120	66379.0	66399.0	1	4	4
chb08	chb08_21.edf	263680	66389.0	66409.0	1	4	4
chb08	chb08_21.edf	266240	66399.0	66419.0	1	4	4
chb08	chb08_21.edf	268800	66409.0	66429.0	1	4	4
chb08	chb08_21.edf	271360	66419.0	66439.0	1	4	4
chb08	chb08_21.edf	273920	66429.0	66449.0	1	4	4
chb08	chb08_21.edf	276480	66439.0	66459.0	1	4	4
chb08	chb08_21.edf	279040	66449.0	66469.0	1	4	4
chb08	chb08_21.edf	281600	66459.0	66479.0	1	4	4
chb08	chb08_21.edf	284160	66469.0	66489.0	1	4	4
chb08	chb08_21.edf	286720	66479.0	66499.0	1	4	4
chb08	chb08_21.edf	289280	66489.0	66509.0	1	4	4
chb08	chb08_21.edf	291840	66499.0	66519.0	1	4	4
chb08	chb08_21.edf	294400	66509.0	66529.0	1	4	4
chb08	chb08_21.edf	296960	66519.0	66539.0	1	4	4
chb08	chb08_21.edf	299520	66529.0	66549.0	1	4	4
chb08	chb08_21.edf	302080	66539.0	66559.0	1	4	4
chb08	chb08_21.edf	304640	66549.0	66569.0	1	4	4
chb08	chb08_21.edf	307200	66559.0	66579.0	1	4	4
chb08	chb08_21.edf	309760	66569.0	66589.0	1	4	4
chb08	chb08_21.edf	312320	66579.0	66599.0	1	4	4
chb08	chb08_21.edf	314880	66589.0	66609.0	1	4	4
chb08	chb08_21.edf	317440	66599.0	66619.0	1	4	4
chb08	chb08_21.edf	320000	66609.0	66629.0	1	4	4
chb08	chb08_21.edf	322560	66619.0	66639.0	1	4	4
chb08	chb08_21.edf	325120	66629.0	66649.0	1	4	4
chb08	chb08_21.edf	327680	66639.0	66659.0	1	4	4
chb08	chb08_21.edf	330240	66649.0	66669.0	1	4	4
chb08	chb08_21.edf	332800	66659.0	66679.0	1	4	4
chb08	chb08_21.edf	335360	66669.0	66689.0	1	4	4
chb08	chb08_21.edf	337920	66679.0	66699.0	1	4	4
chb08	chb08_21.edf	340480	66689.0	66709.0	1	4	4
chb08	chb08_21.edf	343040	66699.0	66719.0	1	4	4
chb08	chb08_21.edf	345600	66709.0	66729.0	1	4	4
chb08	chb08_21.edf	348160	66719.0	66739.0	1	4	4
chb08	chb08_21.edf	350720	66729.0	66749.0	1	4	4
chb08	chb08_21.edf	353280	66739.0	66759.0	1	4	4
chb08	chb08_21.edf	355840	66749.0	66769.0	1	4	4
chb08	chb08_21.edf	358400	66759.0	66779.0	1	4	4
chb08	chb08_21.edf	360960	66769.0	66789.0	1	4	4
chb08	chb08_21.edf	363520	66779.0	66799.0	1	4	4
chb08	chb08_21.edf	366080	66789.0	66809.0	1	4	4
chb08	chb08_21.edf	368640	66799.0	66819.0	1	4	4
chb08	chb08_21.edf	371200	66809.0	66829.0	1	4	4
chb08	chb08_21.edf	373760	66819.0	66839.0	1	4	4
chb08	chb08_21.edf	376320	66829.0	66849.0	1	4	4
chb08	chb08_21.edf	378880	66839.0	66859.0	1	4	4
chb08	chb08_21.edf	381440	66849.0	66869.0	1	4	4
chb08	chb08_21.edf	384000	66859.0	66879.0	1	4	4
chb08	chb08_21.edf	386560	66869.0	66889.0	1	4	4
chb08	chb08_21.edf	389120	66879.0	66899.0	1	4	4
chb08	chb08_21.edf	391680	66889.0	66909.0	1	4	4
chb08	chb08_21.edf	394240	66899.0	66919.0	1	4	4
chb08	chb08_21.edf	396800	66909.0	66929.0	1	4	4
chb08	chb08_21.edf	399360	66919.0	66939.0	1	4	4
chb08	chb08_21.edf	401920	66929.0	66949.0	1	4	4
chb08	chb08_21.edf	404480	66939.0	66959.0	1	4	4
chb08	chb08_21.edf	407040	66949.0	66969.0	1	4	4
chb08	chb08_21.edf	409600	66959.0	66979.0	1	4	4
chb08	chb08_21.edf	412160	66969.0	66989.0	1	4	4
chb08	chb08_21.edf	414720	66979.0	66999.0	1	4	4
chb08	chb08_21.edf	417280	66989.0	67009.0	1	4	4
chb08	chb08_21.edf	419840	66999.0	67019.0	1	4	4
chb08	chb08_21.edf	422400	67009.0	67029.0	1	4	4
chb08	chb08_21.edf	424960	67019.0	67039.0	1	4	4
chb08	chb08_21.edf	427520	67029.0	67049.0	1	4	4
chb08	chb08_21.edf	430080	67039.0	67059.0	1	4	4
chb08	chb08_21.edf	432640	67049.0	67069.0	1	4	4
chb08	chb08_21.edf	435200	67059.0	67079.0	1	4	4
chb08	chb08_21.edf	437760	67069.0	67089.0	1	4	4
chb08	chb08_21.edf	440320	67079.0	67099.0	1	4	4
chb08	chb08_21.edf	442880	67089.0	67109.0	1	4	4
chb08	chb08_21.edf	445440	67099.0	67119.0	1	4	4
chb08	chb08_21.edf	448000	67109.0	67129.0	1	4	4
chb08	chb08_21.edf	450560	67119.0	67139.0	1	4	4
chb08	chb08_29.edf	0	91348.0	91368.0	0	-1
chb08	chb08_29.edf	76800	91648.0	91668.0	0	-1
chb08	chb08_29.edf	153600	91948.0	91968.0	0	-1
chb08	chb08_29.edf	230400	92248.0	92268.0	0	-1
chb08	chb08_29.edf	307200	92548.0	92568.0	0	-1
chb08	chb08_29.edf	384000	92848.0	92868.0	0	-1
chb08	chb08_29.edf	460800	93148.0	93168.0	0	-1
chb08	chb08_29.edf	537600	93448.0	93468.0	0	-1
chb08	chb08_29.edf	614400	93748.0	93768.0	0	-1
chb08	chb08_29.edf	691200	94048.0	94068.0	0	-1
chb08	chb08_29.edf	768000	94348.0	94368.0	0	-1
chb08	chb08_29.edf	844800	94648.0	94668.0	0	-1
chb08	chb08_29.edf	921600	94948.0	94968.0	0	-1
