## Supplementary material for "Same pipelines, different answers: how evaluation design shapes EEG seizure prediction": Reproducibility archive (code, manifests and predictions): chb11_candidates.csv

case	file	start_sample	start_s	end_s	label	event_id	event_ids
chb11	chb11_01.edf	0	0.0	20.0	0	-1
chb11	chb11_01.edf	76800	300.0	320.0	0	-1
chb11	chb11_01.edf	153600	600.0	620.0	0	-1
chb11	chb11_01.edf	230400	900.0	920.0	0	-1
chb11	chb11_01.edf	307200	1200.0	1220.0	0	-1
chb11	chb11_01.edf	384000	1500.0	1520.0	0	-1
chb11	chb11_01.edf	460800	1800.0	1820.0	0	-1
chb11	chb11_01.edf	537600	2100.0	2120.0	0	-1
chb11	chb11_01.edf	614400	2400.0	2420.0	0	-1
chb11	chb11_01.edf	691200	2700.0	2720.0	0	-1
chb11	chb11_01.edf	768000	3000.0	3020.0	0	-1
chb11	chb11_01.edf	844800	3300.0	3320.0	0	-1
chb11	chb11_02.edf	0	3627.0	3647.0	0	-1
chb11	chb11_02.edf	76800	3927.0	3947.0	0	-1
chb11	chb11_02.edf	153600	4227.0	4247.0	0	-1
chb11	chb11_02.edf	230400	4527.0	4547.0	0	-1
chb11	chb11_02.edf	307200	4827.0	4847.0	0	-1
chb11	chb11_02.edf	384000	5127.0	5147.0	0	-1
chb11	chb11_02.edf	460800	5427.0	5447.0	0	-1
chb11	chb11_02.edf	537600	5727.0	5747.0	0	-1
chb11	chb11_02.edf	614400	6027.0	6047.0	0	-1
chb11	chb11_02.edf	691200	6327.0	6347.0	0	-1
chb11	chb11_02.edf	768000	6627.0	6647.0	0	-1
chb11	chb11_02.edf	844800	6927.0	6947.0	0	-1
chb11	chb11_03.edf	0	7234.0	7254.0	0	-1
chb11	chb11_03.edf	76800	7534.0	7554.0	0	-1
chb11	chb11_03.edf	153600	7834.0	7854.0	0	-1
chb11	chb11_03.edf	230400	8134.0	8154.0	0	-1
chb11	chb11_03.edf	307200	8434.0	8454.0	0	-1
chb11	chb11_03.edf	384000	8734.0	8754.0	0	-1
chb11	chb11_03.edf	460800	9034.0	9054.0	0	-1
chb11	chb11_03.edf	537600	9334.0	9354.0	0	-1
chb11	chb11_03.edf	614400	9634.0	9654.0	0	-1
chb11	chb11_03.edf	691200	9934.0	9954.0	0	-1
chb11	chb11_03.edf	768000	10234.0	10254.0	0	-1
chb11	chb11_03.edf	844800	10534.0	10554.0	0	-1
chb11	chb11_04.edf	0	10841.0	10861.0	0	-1
chb11	chb11_04.edf	76800	11141.0	11161.0	0	-1
chb11	chb11_04.edf	153600	11441.0	11461.0	0	-1
chb11	chb11_04.edf	230400	11741.0	11761.0	0	-1
chb11	chb11_04.edf	307200	12041.0	12061.0	0	-1
chb11	chb11_04.edf	384000	12341.0	12361.0	0	-1
chb11	chb11_04.edf	460800	12641.0	12661.0	0	-1
chb11	chb11_04.edf	537600	12941.0	12961.0	0	-1
chb11	chb11_04.edf	614400	13241.0	13261.0	0	-1
chb11	chb11_04.edf	691200	13541.0	13561.0	0	-1
chb11	chb11_04.edf	768000	13841.0	13861.0	0	-1
chb11	chb11_04.edf	844800	14141.0	14161.0	0	-1
chb11	chb11_05.edf	0	14447.0	14467.0	0	-1
chb11	chb11_05.edf	76800	14747.0	14767.0	0	-1
chb11	chb11_05.edf	153600	15047.0	15067.0	0	-1
chb11	chb11_05.edf	230400	15347.0	15367.0	0	-1
chb11	chb11_05.edf	307200	15647.0	15667.0	0	-1
chb11	chb11_05.edf	384000	15947.0	15967.0	0	-1
chb11	chb11_05.edf	460800	16247.0	16267.0	0	-1
chb11	chb11_05.edf	537600	16547.0	16567.0	0	-1
chb11	chb11_05.edf	614400	16847.0	16867.0	0	-1
chb11	chb11_05.edf	691200	17147.0	17167.0	0	-1
chb11	chb11_05.edf	768000	17447.0	17467.0	0	-1
chb11	chb11_05.edf	844800	17747.0	17767.0	0	-1
chb11	chb11_06.edf	0	18054.0	18074.0	0	-1
chb11	chb11_06.edf	76800	18354.0	18374.0	0	-1
chb11	chb11_06.edf	153600	18654.0	18674.0	0	-1
chb11	chb11_06.edf	230400	18954.0	18974.0	0	-1
chb11	chb11_06.edf	307200	19254.0	19274.0	0	-1
chb11	chb11_06.edf	384000	19554.0	19574.0	0	-1
chb11	chb11_06.edf	460800	19854.0	19874.0	0	-1
chb11	chb11_06.edf	537600	20154.0	20174.0	0	-1
chb11	chb11_06.edf	614400	20454.0	20474.0	0	-1
chb11	chb11_06.edf	691200	20754.0	20774.0	0	-1
chb11	chb11_06.edf	768000	21054.0	21074.0	0	-1
chb11	chb11_06.edf	844800	21354.0	21374.0	0	-1
chb11	chb11_07.edf	0	21661.0	21681.0	0	-1
chb11	chb11_07.edf	76800	21961.0	21981.0	0	-1
chb11	chb11_07.edf	153600	22261.0	22281.0	0	-1
chb11	chb11_07.edf	230400	22561.0	22581.0	0	-1
chb11	chb11_07.edf	307200	22861.0	22881.0	0	-1
chb11	chb11_07.edf	384000	23161.0	23181.0	0	-1
chb11	chb11_07.edf	460800	23461.0	23481.0	0	-1
chb11	chb11_07.edf	537600	23761.0	23781.0	0	-1
chb11	chb11_07.edf	614400	24061.0	24081.0	0	-1
chb11	chb11_07.edf	691200	24361.0	24381.0	0	-1
chb11	chb11_07.edf	768000	24661.0	24681.0	0	-1
chb11	chb11_07.edf	844800	24961.0	24981.0	0	-1
chb11	chb11_08.edf	0	25268.0	25288.0	0	-1
chb11	chb11_08.edf	76800	25568.0	25588.0	0	-1
chb11	chb11_08.edf	153600	25868.0	25888.0	0	-1
chb11	chb11_08.edf	230400	26168.0	26188.0	0	-1
chb11	chb11_08.edf	307200	26468.0	26488.0	0	-1
chb11	chb11_08.edf	384000	26768.0	26788.0	0	-1
chb11	chb11_08.edf	460800	27068.0	27088.0	0	-1
chb11	chb11_08.edf	537600	27368.0	27388.0	0	-1
chb11	chb11_08.edf	614400	27668.0	27688.0	0	-1
chb11	chb11_08.edf	691200	27968.0	27988.0	0	-1
chb11	chb11_08.edf	768000	28268.0	28288.0	0	-1
chb11	chb11_08.edf	844800	28568.0	28588.0	0	-1
chb11	chb11_09.edf	0	28875.0	28895.0	0	-1
chb11	chb11_09.edf	76800	29175.0	29195.0	0	-1
chb11	chb11_09.edf	153600	29475.0	29495.0	0	-1
chb11	chb11_09.edf	230400	29775.0	29795.0	0	-1
chb11	chb11_09.edf	307200	30075.0	30095.0	0	-1
chb11	chb11_09.edf	384000	30375.0	30395.0	0	-1
chb11	chb11_09.edf	460800	30675.0	30695.0	0	-1
chb11	chb11_09.edf	537600	30975.0	30995.0	0	-1
chb11	chb11_09.edf	614400	31275.0	31295.0	0	-1
chb11	chb11_09.edf	691200	31575.0	31595.0	0	-1
chb11	chb11_09.edf	768000	31875.0	31895.0	0	-1
chb11	chb11_09.edf	844800	32175.0	32195.0	0	-1
chb11	chb11_10.edf	0	32481.0	32501.0	0	-1
chb11	chb11_10.edf	76800	32781.0	32801.0	0	-1
chb11	chb11_10.edf	153600	33081.0	33101.0	0	-1
chb11	chb11_10.edf	230400	33381.0	33401.0	0	-1
chb11	chb11_10.edf	307200	33681.0	33701.0	0	-1
chb11	chb11_10.edf	384000	33981.0	34001.0	0	-1
chb11	chb11_10.edf	460800	34281.0	34301.0	0	-1
chb11	chb11_10.edf	537600	34581.0	34601.0	0	-1
chb11	chb11_10.edf	614400	34881.0	34901.0	0	-1
chb11	chb11_10.edf	691200	35181.0	35201.0	0	-1
chb11	chb11_10.edf	768000	35481.0	35501.0	0	-1
chb11	chb11_10.edf	844800	35781.0	35801.0	0	-1
chb11	chb11_11.edf	0	36088.0	36108.0	0	-1
chb11	chb11_11.edf	76800	36388.0	36408.0	0	-1
chb11	chb11_11.edf	153600	36688.0	36708.0	0	-1
chb11	chb11_11.edf	230400	36988.0	37008.0	0	-1
chb11	chb11_11.edf	307200	37288.0	37308.0	0	-1
chb11	chb11_11.edf	384000	37588.0	37608.0	0	-1
chb11	chb11_11.edf	460800	37888.0	37908.0	0	-1
chb11	chb11_11.edf	537600	38188.0	38208.0	0	-1
chb11	chb11_11.edf	614400	38488.0	38508.0	0	-1
chb11	chb11_11.edf	691200	38788.0	38808.0	0	-1
chb11	chb11_11.edf	768000	39088.0	39108.0	0	-1
chb11	chb11_11.edf	844800	39388.0	39408.0	0	-1
chb11	chb11_12.edf	0	39695.0	39715.0	0	-1
chb11	chb11_12.edf	76800	39995.0	40015.0	0	-1
chb11	chb11_12.edf	153600	40295.0	40315.0	0	-1
chb11	chb11_12.edf	230400	40595.0	40615.0	0	-1
chb11	chb11_12.edf	307200	40895.0	40915.0	0	-1
chb11	chb11_12.edf	384000	41195.0	41215.0	0	-1
chb11	chb11_12.edf	460800	41495.0	41515.0	0	-1
chb11	chb11_12.edf	537600	41795.0	41815.0	0	-1
chb11	chb11_12.edf	614400	42095.0	42115.0	0	-1
chb11	chb11_12.edf	691200	42395.0	42415.0	0	-1
chb11	chb11_12.edf	768000	42695.0	42715.0	0	-1
chb11	chb11_12.edf	844800	42995.0	43015.0	0	-1
chb11	chb11_13.edf	0	43302.0	43322.0	0	-1
chb11	chb11_13.edf	76800	43602.0	43622.0	0	-1
chb11	chb11_13.edf	153600	43902.0	43922.0	0	-1
chb11	chb11_13.edf	230400	44202.0	44222.0	0	-1
chb11	chb11_13.edf	307200	44502.0	44522.0	0	-1
chb11	chb11_13.edf	384000	44802.0	44822.0	0	-1
chb11	chb11_13.edf	460800	45102.0	45122.0	0	-1
chb11	chb11_13.edf	537600	45402.0	45422.0	0	-1
chb11	chb11_13.edf	614400	45702.0	45722.0	0	-1
chb11	chb11_13.edf	691200	46002.0	46022.0	0	-1
chb11	chb11_13.edf	768000	46302.0	46322.0	0	-1
chb11	chb11_13.edf	844800	46602.0	46622.0	0	-1
chb11	chb11_14.edf	0	46908.0	46928.0	0	-1
chb11	chb11_14.edf	76800	47208.0	47228.0	0	-1
chb11	chb11_14.edf	153600	47508.0	47528.0	0	-1
chb11	chb11_14.edf	230400	47808.0	47828.0	0	-1
chb11	chb11_14.edf	307200	48108.0	48128.0	0	-1
chb11	chb11_14.edf	384000	48408.0	48428.0	0	-1
chb11	chb11_14.edf	460800	48708.0	48728.0	0	-1
chb11	chb11_14.edf	537600	49008.0	49028.0	0	-1
chb11	chb11_14.edf	614400	49308.0	49328.0	0	-1
chb11	chb11_14.edf	691200	49608.0	49628.0	0	-1
chb11	chb11_14.edf	768000	49908.0	49928.0	0	-1
chb11	chb11_14.edf	844800	50208.0	50228.0	0	-1
chb11	chb11_15.edf	0	50515.0	50535.0	0	-1
chb11	chb11_15.edf	76800	50815.0	50835.0	0	-1
chb11	chb11_15.edf	153600	51115.0	51135.0	0	-1
chb11	chb11_15.edf	230400	51415.0	51435.0	0	-1
chb11	chb11_15.edf	307200	51715.0	51735.0	0	-1
chb11	chb11_15.edf	384000	52015.0	52035.0	0	-1
chb11	chb11_15.edf	460800	52315.0	52335.0	0	-1
chb11	chb11_15.edf	537600	52615.0	52635.0	0	-1
chb11	chb11_15.edf	614400	52915.0	52935.0	0	-1
chb11	chb11_15.edf	691200	53215.0	53235.0	0	-1
chb11	chb11_15.edf	768000	53515.0	53535.0	0	-1
chb11	chb11_15.edf	844800	53815.0	53835.0	0	-1
chb11	chb11_16.edf	0	54122.0	54142.0	0	-1
chb11	chb11_16.edf	76800	54422.0	54442.0	0	-1
chb11	chb11_16.edf	153600	54722.0	54742.0	0	-1
chb11	chb11_16.edf	230400	55022.0	55042.0	0	-1
chb11	chb11_16.edf	307200	55322.0	55342.0	0	-1
chb11	chb11_16.edf	384000	55622.0	55642.0	0	-1
chb11	chb11_16.edf	460800	55922.0	55942.0	0	-1
chb11	chb11_16.edf	537600	56222.0	56242.0	0	-1
chb11	chb11_16.edf	614400	56522.0	56542.0	0	-1
chb11	chb11_16.edf	691200	56822.0	56842.0	0	-1
chb11	chb11_16.edf	768000	57122.0	57142.0	0	-1
chb11	chb11_16.edf	844800	57422.0	57442.0	0	-1
chb11	chb11_17.edf	0	57729.0	57749.0	0	-1
chb11	chb11_17.edf	76800	58029.0	58049.0	0	-1
chb11	chb11_17.edf	153600	58329.0	58349.0	0	-1
chb11	chb11_17.edf	230400	58629.0	58649.0	0	-1
chb11	chb11_17.edf	307200	58929.0	58949.0	0	-1
chb11	chb11_17.edf	384000	59229.0	59249.0	0	-1
chb11	chb11_17.edf	460800	59529.0	59549.0	0	-1
chb11	chb11_17.edf	537600	59829.0	59849.0	0	-1
chb11	chb11_17.edf	614400	60129.0	60149.0	0	-1
chb11	chb11_17.edf	691200	60429.0	60449.0	0	-1
chb11	chb11_17.edf	768000	60729.0	60749.0	0	-1
chb11	chb11_17.edf	844800	61029.0	61049.0	0	-1
chb11	chb11_18.edf	0	61336.0	61356.0	0	-1
chb11	chb11_18.edf	76800	61636.0	61656.0	0	-1
chb11	chb11_18.edf	153600	61936.0	61956.0	0	-1
chb11	chb11_18.edf	230400	62236.0	62256.0	0	-1
chb11	chb11_18.edf	307200	62536.0	62556.0	0	-1
chb11	chb11_18.edf	384000	62836.0	62856.0	0	-1
chb11	chb11_18.edf	460800	63136.0	63156.0	0	-1
chb11	chb11_18.edf	537600	63436.0	63456.0	0	-1
chb11	chb11_18.edf	614400	63736.0	63756.0	0	-1
chb11	chb11_18.edf	691200	64036.0	64056.0	0	-1
chb11	chb11_18.edf	768000	64336.0	64356.0	0	-1
chb11	chb11_18.edf	844800	64636.0	64656.0	0	-1
chb11	chb11_19.edf	0	64943.0	64963.0	0	-1
chb11	chb11_19.edf	76800	65243.0	65263.0	0	-1
chb11	chb11_19.edf	153600	65543.0	65563.0	0	-1
chb11	chb11_19.edf	230400	65843.0	65863.0	0	-1
chb11	chb11_19.edf	307200	66143.0	66163.0	0	-1
chb11	chb11_19.edf	384000	66443.0	66463.0	0	-1
chb11	chb11_19.edf	460800	66743.0	66763.0	0	-1
chb11	chb11_19.edf	537600	67043.0	67063.0	0	-1
chb11	chb11_19.edf	614400	67343.0	67363.0	0	-1
chb11	chb11_19.edf	691200	67643.0	67663.0	0	-1
chb11	chb11_19.edf	768000	67943.0	67963.0	0	-1
chb11	chb11_19.edf	844800	68243.0	68263.0	0	-1
chb11	chb11_24.edf	0	82980.0	83000.0	0	-1
chb11	chb11_24.edf	76800	83280.0	83300.0	0	-1
chb11	chb11_24.edf	153600	83580.0	83600.0	0	-1
chb11	chb11_24.edf	230400	83880.0	83900.0	0	-1
chb11	chb11_24.edf	307200	84180.0	84200.0	0	-1
chb11	chb11_24.edf	384000	84480.0	84500.0	0	-1
chb11	chb11_24.edf	460800	84780.0	84800.0	0	-1
chb11	chb11_24.edf	537600	85080.0	85100.0	0	-1
chb11	chb11_24.edf	614400	85380.0	85400.0	0	-1
chb11	chb11_24.edf	691200	85680.0	85700.0	0	-1
chb11	chb11_24.edf	768000	85980.0	86000.0	0	-1
chb11	chb11_24.edf	844800	86280.0	86300.0	0	-1
chb11	chb11_25.edf	0	86587.0	86607.0	0	-1
chb11	chb11_25.edf	76800	86887.0	86907.0	0	-1
chb11	chb11_25.edf	153600	87187.0	87207.0	0	-1
chb11	chb11_25.edf	230400	87487.0	87507.0	0	-1
chb11	chb11_25.edf	307200	87787.0	87807.0	0	-1
chb11	chb11_25.edf	384000	88087.0	88107.0	0	-1
chb11	chb11_25.edf	460800	88387.0	88407.0	0	-1
chb11	chb11_25.edf	537600	88687.0	88707.0	0	-1
chb11	chb11_25.edf	614400	88987.0	89007.0	0	-1
chb11	chb11_25.edf	691200	89287.0	89307.0	0	-1
chb11	chb11_25.edf	768000	89587.0	89607.0	0	-1
chb11	chb11_25.edf	844800	89887.0	89907.0	0	-1
chb11	chb11_26.edf	0	90193.0	90213.0	0	-1
chb11	chb11_26.edf	76800	90493.0	90513.0	0	-1
chb11	chb11_26.edf	153600	90793.0	90813.0	0	-1
chb11	chb11_26.edf	230400	91093.0	91113.0	0	-1
chb11	chb11_26.edf	307200	91393.0	91413.0	0	-1
chb11	chb11_26.edf	384000	91693.0	91713.0	0	-1
chb11	chb11_26.edf	460800	91993.0	92013.0	0	-1
chb11	chb11_26.edf	537600	92293.0	92313.0	0	-1
chb11	chb11_26.edf	614400	92593.0	92613.0	0	-1
chb11	chb11_26.edf	691200	92893.0	92913.0	0	-1
chb11	chb11_26.edf	768000	93193.0	93213.0	0	-1
chb11	chb11_26.edf	844800	93493.0	93513.0	0	-1
chb11	chb11_27.edf	0	93800.0	93820.0	0	-1
chb11	chb11_27.edf	76800	94100.0	94120.0	0	-1
chb11	chb11_27.edf	153600	94400.0	94420.0	0	-1
chb11	chb11_27.edf	230400	94700.0	94720.0	0	-1
chb11	chb11_27.edf	307200	95000.0	95020.0	0	-1
chb11	chb11_27.edf	384000	95300.0	95320.0	0	-1
chb11	chb11_27.edf	460800	95600.0	95620.0	0	-1
chb11	chb11_27.edf	537600	95900.0	95920.0	0	-1
chb11	chb11_27.edf	614400	96200.0	96220.0	0	-1
chb11	chb11_27.edf	691200	96500.0	96520.0	0	-1
chb11	chb11_27.edf	768000	96800.0	96820.0	0	-1
chb11	chb11_27.edf	844800	97100.0	97120.0	0	-1
chb11	chb11_53.edf	0	184667.0	184687.0	0	-1
chb11	chb11_53.edf	76800	184967.0	184987.0	0	-1
chb11	chb11_53.edf	153600	185267.0	185287.0	0	-1
chb11	chb11_53.edf	230400	185567.0	185587.0	0	-1
chb11	chb11_53.edf	307200	185867.0	185887.0	0	-1
chb11	chb11_53.edf	384000	186167.0	186187.0	0	-1
chb11	chb11_53.edf	460800	186467.0	186487.0	0	-1
chb11	chb11_53.edf	537600	186767.0	186787.0	0	-1
chb11	chb11_53.edf	614400	187067.0	187087.0	0	-1
chb11	chb11_53.edf	691200	187367.0	187387.0	0	-1
chb11	chb11_53.edf	768000	187667.0	187687.0	0	-1
chb11	chb11_53.edf	844800	187967.0	187987.0	0	-1
chb11	chb11_54.edf	0	188274.0	188294.0	0	-1
chb11	chb11_54.edf	76800	188574.0	188594.0	0	-1
chb11	chb11_54.edf	153600	188874.0	188894.0	0	-1
chb11	chb11_54.edf	230400	189174.0	189194.0	0	-1
chb11	chb11_54.edf	307200	189474.0	189494.0	0	-1
chb11	chb11_54.edf	384000	189774.0	189794.0	0	-1
chb11	chb11_54.edf	460800	190074.0	190094.0	0	-1
chb11	chb11_54.edf	537600	190374.0	190394.0	0	-1
chb11	chb11_54.edf	614400	190674.0	190694.0	0	-1
chb11	chb11_54.edf	691200	190974.0	190994.0	0	-1
chb11	chb11_54.edf	768000	191274.0	191294.0	0	-1
chb11	chb11_54.edf	844800	191574.0	191594.0	0	-1
chb11	chb11_55.edf	0	191881.0	191901.0	0	-1
chb11	chb11_55.edf	76800	192181.0	192201.0	0	-1
chb11	chb11_55.edf	153600	192481.0	192501.0	0	-1
chb11	chb11_55.edf	230400	192781.0	192801.0	0	-1
chb11	chb11_55.edf	307200	193081.0	193101.0	0	-1
chb11	chb11_55.edf	384000	193381.0	193401.0	0	-1
chb11	chb11_55.edf	460800	193681.0	193701.0	0	-1
chb11	chb11_55.edf	537600	193981.0	194001.0	0	-1
chb11	chb11_55.edf	614400	194281.0	194301.0	0	-1
chb11	chb11_55.edf	691200	194581.0	194601.0	0	-1
chb11	chb11_55.edf	768000	194881.0	194901.0	0	-1
chb11	chb11_55.edf	844800	195181.0	195201.0	0	-1
chb11	chb11_56.edf	0	195515.0	195535.0	0	-1
chb11	chb11_56.edf	76800	195815.0	195835.0	0	-1
chb11	chb11_56.edf	153600	196115.0	196135.0	0	-1
chb11	chb11_56.edf	230400	196415.0	196435.0	0	-1
chb11	chb11_56.edf	307200	196715.0	196735.0	0	-1
chb11	chb11_56.edf	384000	197015.0	197035.0	0	-1
chb11	chb11_56.edf	460800	197315.0	197335.0	0	-1
chb11	chb11_56.edf	537600	197615.0	197635.0	0	-1
chb11	chb11_56.edf	614400	197915.0	197935.0	0	-1
chb11	chb11_56.edf	691200	198215.0	198235.0	0	-1
chb11	chb11_56.edf	768000	198515.0	198535.0	0	-1
chb11	chb11_56.edf	844800	198815.0	198835.0	0	-1
chb11	chb11_58.edf	0	202729.0	202749.0	0	-1
chb11	chb11_58.edf	76800	203029.0	203049.0	0	-1
chb11	chb11_58.edf	153600	203329.0	203349.0	0	-1
chb11	chb11_58.edf	230400	203629.0	203649.0	0	-1
chb11	chb11_58.edf	307200	203929.0	203949.0	0	-1
chb11	chb11_58.edf	384000	204229.0	204249.0	0	-1
chb11	chb11_58.edf	460800	204529.0	204549.0	0	-1
chb11	chb11_58.edf	537600	204829.0	204849.0	0	-1
chb11	chb11_58.edf	614400	205129.0	205149.0	0	-1
chb11	chb11_58.edf	691200	205429.0	205449.0	0	-1
chb11	chb11_58.edf	768000	205729.0	205749.0	0	-1
chb11	chb11_58.edf	844800	206029.0	206049.0	0	-1
chb11	chb11_60.edf	0	209943.0	209963.0	0	-1
chb11	chb11_60.edf	76800	210243.0	210263.0	0	-1
chb11	chb11_60.edf	153600	210543.0	210563.0	0	-1
chb11	chb11_60.edf	230400	210843.0	210863.0	0	-1
chb11	chb11_60.edf	307200	211143.0	211163.0	0	-1
chb11	chb11_60.edf	384000	211443.0	211463.0	0	-1
chb11	chb11_60.edf	460800	211743.0	211763.0	0	-1
chb11	chb11_60.edf	537600	212043.0	212063.0	0	-1
chb11	chb11_60.edf	614400	212343.0	212363.0	0	-1
chb11	chb11_60.edf	691200	212643.0	212663.0	0	-1
chb11	chb11_60.edf	768000	212943.0	212963.0	0	-1
chb11	chb11_60.edf	844800	213243.0	213263.0	0	-1
chb11	chb11_61.edf	0	213550.0	213570.0	0	-1
chb11	chb11_61.edf	76800	213850.0	213870.0	0	-1
chb11	chb11_61.edf	153600	214150.0	214170.0	0	-1
chb11	chb11_61.edf	230400	214450.0	214470.0	0	-1
chb11	chb11_61.edf	307200	214750.0	214770.0	0	-1
chb11	chb11_61.edf	384000	215050.0	215070.0	0	-1
chb11	chb11_61.edf	460800	215350.0	215370.0	0	-1
chb11	chb11_61.edf	537600	215650.0	215670.0	0	-1
chb11	chb11_61.edf	614400	215950.0	215970.0	0	-1
chb11	chb11_61.edf	691200	216250.0	216270.0	0	-1
chb11	chb11_61.edf	768000	216550.0	216570.0	0	-1
chb11	chb11_61.edf	844800	216850.0	216870.0	0	-1
chb11	chb11_62.edf	0	217156.0	217176.0	0	-1
chb11	chb11_62.edf	76800	217456.0	217476.0	0	-1
chb11	chb11_62.edf	153600	217756.0	217776.0	0	-1
chb11	chb11_62.edf	230400	218056.0	218076.0	0	-1
chb11	chb11_62.edf	307200	218356.0	218376.0	0	-1
chb11	chb11_62.edf	384000	218656.0	218676.0	0	-1
chb11	chb11_62.edf	460800	218956.0	218976.0	0	-1
chb11	chb11_62.edf	537600	219256.0	219276.0	0	-1
chb11	chb11_62.edf	614400	219556.0	219576.0	0	-1
chb11	chb11_62.edf	691200	219856.0	219876.0	0	-1
chb11	chb11_62.edf	768000	220156.0	220176.0	0	-1
chb11	chb11_62.edf	844800	220456.0	220476.0	0	-1
chb11	chb11_63.edf	0	220763.0	220783.0	0	-1
chb11	chb11_63.edf	76800	221063.0	221083.0	0	-1
chb11	chb11_63.edf	153600	221363.0	221383.0	0	-1
chb11	chb11_63.edf	230400	221663.0	221683.0	0	-1
chb11	chb11_63.edf	307200	221963.0	221983.0	0	-1
chb11	chb11_63.edf	384000	222263.0	222283.0	0	-1
chb11	chb11_63.edf	460800	222563.0	222583.0	0	-1
chb11	chb11_63.edf	537600	222863.0	222883.0	0	-1
chb11	chb11_63.edf	614400	223163.0	223183.0	0	-1
chb11	chb11_63.edf	691200	223463.0	223483.0	0	-1
chb11	chb11_63.edf	768000	223763.0	223783.0	0	-1
chb11	chb11_63.edf	844800	224063.0	224083.0	0	-1
chb11	chb11_92.edf	0	322155.0	322175.0	0	-1
chb11	chb11_92.edf	76800	322455.0	322475.0	0	-1
chb11	chb11_92.edf	153600	322755.0	322775.0	0	-1
chb11	chb11_92.edf	156160	322765.0	322785.0	0	-1
chb11	chb11_92.edf	158720	322775.0	322795.0	0	-1
chb11	chb11_92.edf	161280	322785.0	322805.0	0	-1
chb11	chb11_92.edf	163840	322795.0	322815.0	0	-1
chb11	chb11_92.edf	166400	322805.0	322825.0	0	-1
chb11	chb11_92.edf	168960	322815.0	322835.0	0	-1
chb11	chb11_92.edf	171520	322825.0	322845.0	0	-1
chb11	chb11_92.edf	174080	322835.0	322855.0	0	-1
chb11	chb11_92.edf	176640	322845.0	322865.0	0	-1
chb11	chb11_92.edf	179200	322855.0	322875.0	0	-1
chb11	chb11_92.edf	181760	322865.0	322885.0	0	-1
chb11	chb11_92.edf	184320	322875.0	322895.0	0	-1
chb11	chb11_92.edf	186880	322885.0	322905.0	0	-1
chb11	chb11_92.edf	189440	322895.0	322915.0	0	-1
chb11	chb11_92.edf	192000	322905.0	322925.0	0	-1
chb11	chb11_92.edf	194560	322915.0	322935.0	0	-1
chb11	chb11_92.edf	197120	322925.0	322945.0	0	-1
chb11	chb11_92.edf	199680	322935.0	322955.0	0	-1
chb11	chb11_92.edf	202240	322945.0	322965.0	0	-1
chb11	chb11_92.edf	204800	322955.0	322975.0	0	-1
chb11	chb11_92.edf	207360	322965.0	322985.0	0	-1
chb11	chb11_92.edf	209920	322975.0	322995.0	0	-1
chb11	chb11_92.edf	212480	322985.0	323005.0	0	-1
chb11	chb11_92.edf	215040	322995.0	323015.0	0	-1
chb11	chb11_92.edf	217600	323005.0	323025.0	0	-1
chb11	chb11_92.edf	220160	323015.0	323035.0	0	-1
chb11	chb11_92.edf	222720	323025.0	323045.0	0	-1
chb11	chb11_92.edf	230400	323055.0	323075.0	1	1	1
chb11	chb11_92.edf	232960	323065.0	323085.0	1	1	1
chb11	chb11_92.edf	235520	323075.0	323095.0	1	1	1
chb11	chb11_92.edf	238080	323085.0	323105.0	1	1	1
chb11	chb11_92.edf	240640	323095.0	323115.0	1	1	1
chb11	chb11_92.edf	243200	323105.0	323125.0	1	1	1
chb11	chb11_92.edf	245760	323115.0	323135.0	1	1	1
chb11	chb11_92.edf	248320	323125.0	323145.0	1	1	1
chb11	chb11_92.edf	250880	323135.0	323155.0	1	1	1
chb11	chb11_92.edf	253440	323145.0	323165.0	1	1	1
chb11	chb11_92.edf	256000	323155.0	323175.0	1	1	1
chb11	chb11_92.edf	258560	323165.0	323185.0	1	1	1
chb11	chb11_92.edf	261120	323175.0	323195.0	1	1	1
chb11	chb11_92.edf	263680	323185.0	323205.0	1	1	1
chb11	chb11_92.edf	266240	323195.0	323215.0	1	1	1
chb11	chb11_92.edf	268800	323205.0	323225.0	1	1	1
chb11	chb11_92.edf	271360	323215.0	323235.0	1	1	1
chb11	chb11_92.edf	273920	323225.0	323245.0	1	1	1
chb11	chb11_92.edf	276480	323235.0	323255.0	1	1	1
chb11	chb11_92.edf	279040	323245.0	323265.0	1	1	1
chb11	chb11_92.edf	281600	323255.0	323275.0	1	1	1
chb11	chb11_92.edf	284160	323265.0	323285.0	1	1	1
chb11	chb11_92.edf	286720	323275.0	323295.0	1	1	1
chb11	chb11_92.edf	289280	323285.0	323305.0	1	1	1
chb11	chb11_92.edf	291840	323295.0	323315.0	1	1	1
chb11	chb11_92.edf	294400	323305.0	323325.0	1	1	1
chb11	chb11_92.edf	296960	323315.0	323335.0	1	1	1
chb11	chb11_92.edf	299520	323325.0	323345.0	1	1	1
chb11	chb11_92.edf	302080	323335.0	323355.0	1	1	1
chb11	chb11_92.edf	304640	323345.0	323365.0	1	1	1
chb11	chb11_92.edf	307200	323355.0	323375.0	1	1	1
chb11	chb11_92.edf	309760	323365.0	323385.0	1	1	1
chb11	chb11_92.edf	312320	323375.0	323395.0	1	1	1
chb11	chb11_92.edf	314880	323385.0	323405.0	1	1	1
chb11	chb11_92.edf	317440	323395.0	323415.0	1	1	1
chb11	chb11_92.edf	320000	323405.0	323425.0	1	1	1
chb11	chb11_92.edf	322560	323415.0	323435.0	1	1	1
chb11	chb11_92.edf	325120	323425.0	323445.0	1	1	1
chb11	chb11_92.edf	327680	323435.0	323455.0	1	1	1
chb11	chb11_92.edf	330240	323445.0	323465.0	1	1	1
chb11	chb11_92.edf	332800	323455.0	323475.0	1	1	1
chb11	chb11_92.edf	335360	323465.0	323485.0	1	1	1
chb11	chb11_92.edf	337920	323475.0	323495.0	1	1	1
chb11	chb11_92.edf	340480	323485.0	323505.0	1	1	1
chb11	chb11_92.edf	343040	323495.0	323515.0	1	1	1
chb11	chb11_92.edf	345600	323505.0	323525.0	1	1	1
chb11	chb11_92.edf	348160	323515.0	323535.0	1	1	1
chb11	chb11_92.edf	350720	323525.0	323545.0	1	1	1
chb11	chb11_92.edf	353280	323535.0	323555.0	1	1	1
chb11	chb11_92.edf	355840	323545.0	323565.0	1	1	1
chb11	chb11_92.edf	358400	323555.0	323575.0	1	1	1
chb11	chb11_92.edf	360960	323565.0	323585.0	1	1	1
chb11	chb11_92.edf	363520	323575.0	323595.0	1	1	1
chb11	chb11_92.edf	366080	323585.0	323605.0	1	1	1
chb11	chb11_92.edf	368640	323595.0	323615.0	1	1	1
chb11	chb11_92.edf	371200	323605.0	323625.0	1	1	1
chb11	chb11_92.edf	373760	323615.0	323635.0	1	1	1
chb11	chb11_92.edf	376320	323625.0	323645.0	1	1	1
chb11	chb11_92.edf	378880	323635.0	323655.0	1	1	1
chb11	chb11_92.edf	381440	323645.0	323665.0	1	1	1
chb11	chb11_92.edf	384000	323655.0	323675.0	1	1	1
chb11	chb11_92.edf	386560	323665.0	323685.0	1	1	1
chb11	chb11_92.edf	389120	323675.0	323695.0	1	1	1
chb11	chb11_92.edf	391680	323685.0	323705.0	1	1	1
chb11	chb11_92.edf	394240	323695.0	323715.0	1	1	1
chb11	chb11_92.edf	396800	323705.0	323725.0	1	1	1
chb11	chb11_92.edf	399360	323715.0	323735.0	1	1	1
chb11	chb11_92.edf	401920	323725.0	323745.0	1	1	1
chb11	chb11_92.edf	404480	323735.0	323755.0	1	1	1
chb11	chb11_92.edf	407040	323745.0	323765.0	1	1	1
chb11	chb11_92.edf	409600	323755.0	323775.0	1	1	1
chb11	chb11_92.edf	412160	323765.0	323785.0	1	1	1
chb11	chb11_92.edf	414720	323775.0	323795.0	1	1	1
chb11	chb11_92.edf	417280	323785.0	323805.0	1	1	1
chb11	chb11_92.edf	419840	323795.0	323815.0	1	1	1
chb11	chb11_92.edf	422400	323805.0	323825.0	1	1	1
chb11	chb11_92.edf	424960	323815.0	323835.0	1	1	1
chb11	chb11_92.edf	427520	323825.0	323845.0	1	1	1
chb11	chb11_92.edf	430080	323835.0	323855.0	1	1	1
chb11	chb11_92.edf	432640	323845.0	323865.0	1	1	1
chb11	chb11_92.edf	435200	323855.0	323875.0	1	1	1
chb11	chb11_92.edf	437760	323865.0	323885.0	1	1	1
chb11	chb11_92.edf	440320	323875.0	323895.0	1	1	1
chb11	chb11_92.edf	442880	323885.0	323905.0	1	1	1
chb11	chb11_92.edf	445440	323895.0	323915.0	1	1	1
chb11	chb11_92.edf	448000	323905.0	323925.0	1	1	1
chb11	chb11_92.edf	450560	323915.0	323935.0	1	1	1
chb11	chb11_92.edf	453120	323925.0	323945.0	1	1	1
chb11	chb11_92.edf	455680	323935.0	323955.0	1	1	1
chb11	chb11_92.edf	458240	323945.0	323965.0	1	1	1
chb11	chb11_92.edf	460800	323955.0	323975.0	1	1	1
chb11	chb11_92.edf	463360	323965.0	323985.0	1	1	1
chb11	chb11_92.edf	465920	323975.0	323995.0	1	1	1
chb11	chb11_92.edf	468480	323985.0	324005.0	1	1	1
chb11	chb11_92.edf	471040	323995.0	324015.0	1	1	1
chb11	chb11_92.edf	473600	324005.0	324025.0	1	1	1
chb11	chb11_92.edf	476160	324015.0	324035.0	1	1	1
chb11	chb11_92.edf	478720	324025.0	324045.0	1	1	1
chb11	chb11_92.edf	481280	324035.0	324055.0	1	1	1
chb11	chb11_92.edf	483840	324045.0	324065.0	1	1	1
chb11	chb11_92.edf	486400	324055.0	324075.0	1	1	1
chb11	chb11_92.edf	488960	324065.0	324085.0	1	1	1
chb11	chb11_92.edf	491520	324075.0	324095.0	1	1	1
chb11	chb11_92.edf	494080	324085.0	324105.0	1	1	1
chb11	chb11_92.edf	496640	324095.0	324115.0	1	1	1
chb11	chb11_92.edf	499200	324105.0	324125.0	1	1	1
chb11	chb11_92.edf	501760	324115.0	324135.0	1	1	1
chb11	chb11_92.edf	504320	324125.0	324145.0	1	1	1
chb11	chb11_92.edf	506880	324135.0	324155.0	1	1	1
chb11	chb11_92.edf	509440	324145.0	324165.0	1	1	1
chb11	chb11_92.edf	512000	324155.0	324175.0	1	1	1
chb11	chb11_92.edf	514560	324165.0	324185.0	1	1	1
chb11	chb11_92.edf	517120	324175.0	324195.0	1	1	1
chb11	chb11_92.edf	519680	324185.0	324205.0	1	1	1
chb11	chb11_92.edf	522240	324195.0	324215.0	1	1	1
chb11	chb11_92.edf	524800	324205.0	324225.0	1	1	1
chb11	chb11_92.edf	527360	324215.0	324235.0	1	1	1
chb11	chb11_92.edf	529920	324225.0	324245.0	1	1	1
chb11	chb11_92.edf	532480	324235.0	324255.0	1	1	1
chb11	chb11_92.edf	535040	324245.0	324265.0	1	1	1
chb11	chb11_92.edf	537600	324255.0	324275.0	1	1	1
chb11	chb11_92.edf	540160	324265.0	324285.0	1	1	1
chb11	chb11_92.edf	542720	324275.0	324295.0	1	1	1
chb11	chb11_92.edf	545280	324285.0	324305.0	1	1	1
chb11	chb11_92.edf	547840	324295.0	324315.0	1	1	1
chb11	chb11_92.edf	550400	324305.0	324325.0	1	1	1
chb11	chb11_92.edf	552960	324315.0	324335.0	1	1	1
chb11	chb11_92.edf	555520	324325.0	324345.0	1	1	1
chb11	chb11_92.edf	558080	324335.0	324355.0	1	1	1
chb11	chb11_92.edf	560640	324345.0	324365.0	1	1	1
chb11	chb11_92.edf	563200	324355.0	324375.0	1	1	1
chb11	chb11_92.edf	565760	324365.0	324385.0	1	1	1
chb11	chb11_92.edf	568320	324375.0	324395.0	1	1	1
chb11	chb11_92.edf	570880	324385.0	324405.0	1	1	1
chb11	chb11_92.edf	573440	324395.0	324415.0	1	1	1
chb11	chb11_92.edf	576000	324405.0	324425.0	1	1	1
chb11	chb11_92.edf	578560	324415.0	324435.0	1	1	1
chb11	chb11_92.edf	581120	324425.0	324445.0	1	1	1
chb11	chb11_92.edf	583680	324435.0	324455.0	1	1	1
chb11	chb11_92.edf	586240	324445.0	324465.0	1	1	1
chb11	chb11_92.edf	588800	324455.0	324475.0	1	1	1
chb11	chb11_92.edf	591360	324465.0	324485.0	1	1	1
chb11	chb11_92.edf	593920	324475.0	324495.0	1	1	1
chb11	chb11_92.edf	596480	324485.0	324505.0	1	1	1
chb11	chb11_92.edf	599040	324495.0	324515.0	1	1	1
chb11	chb11_92.edf	601600	324505.0	324525.0	1	1	1
chb11	chb11_92.edf	604160	324515.0	324535.0	1	1	1
chb11	chb11_92.edf	606720	324525.0	324545.0	1	1	1
chb11	chb11_99.edf	0	347403.0	347423.0	1	2	2
chb11	chb11_99.edf	2560	347413.0	347433.0	1	2	2
chb11	chb11_99.edf	5120	347423.0	347443.0	1	2	2
chb11	chb11_99.edf	7680	347433.0	347453.0	1	2	2
chb11	chb11_99.edf	10240	347443.0	347463.0	1	2	2
chb11	chb11_99.edf	12800	347453.0	347473.0	1	2	2
chb11	chb11_99.edf	15360	347463.0	347483.0	1	2	2
chb11	chb11_99.edf	17920	347473.0	347493.0	1	2	2
chb11	chb11_99.edf	20480	347483.0	347503.0	1	2	2
chb11	chb11_99.edf	23040	347493.0	347513.0	1	2	2
chb11	chb11_99.edf	25600	347503.0	347523.0	1	2	2
chb11	chb11_99.edf	28160	347513.0	347533.0	1	2	2
chb11	chb11_99.edf	30720	347523.0	347543.0	1	2	2
chb11	chb11_99.edf	33280	347533.0	347553.0	1	2	2
chb11	chb11_99.edf	35840	347543.0	347563.0	1	2	2
chb11	chb11_99.edf	38400	347553.0	347573.0	1	2	2
chb11	chb11_99.edf	40960	347563.0	347583.0	1	2	2
chb11	chb11_99.edf	43520	347573.0	347593.0	1	2	2
chb11	chb11_99.edf	46080	347583.0	347603.0	1	2	2
chb11	chb11_99.edf	48640	347593.0	347613.0	1	2	2
chb11	chb11_99.edf	51200	347603.0	347623.0	1	2	2
chb11	chb11_99.edf	53760	347613.0	347633.0	1	2	2
chb11	chb11_99.edf	56320	347623.0	347643.0	1	2	2
chb11	chb11_99.edf	58880	347633.0	347653.0	1	2	2
chb11	chb11_99.edf	61440	347643.0	347663.0	1	2	2
chb11	chb11_99.edf	64000	347653.0	347673.0	1	2	2
chb11	chb11_99.edf	66560	347663.0	347683.0	1	2	2
chb11	chb11_99.edf	69120	347673.0	347693.0	1	2	2
chb11	chb11_99.edf	71680	347683.0	347703.0	1	2	2
chb11	chb11_99.edf	74240	347693.0	347713.0	1	2	2
chb11	chb11_99.edf	76800	347703.0	347723.0	1	2	2
chb11	chb11_99.edf	79360	347713.0	347733.0	1	2	2
chb11	chb11_99.edf	81920	347723.0	347743.0	1	2	2
chb11	chb11_99.edf	84480	347733.0	347753.0	1	2	2
chb11	chb11_99.edf	87040	347743.0	347763.0	1	2	2
chb11	chb11_99.edf	89600	347753.0	347773.0	1	2	2
chb11	chb11_99.edf	92160	347763.0	347783.0	1	2	2
chb11	chb11_99.edf	94720	347773.0	347793.0	1	2	2
chb11	chb11_99.edf	97280	347783.0	347803.0	1	2	2
chb11	chb11_99.edf	99840	347793.0	347813.0	1	2	2
chb11	chb11_99.edf	102400	347803.0	347823.0	1	2	2
chb11	chb11_99.edf	104960	347813.0	347833.0	1	2	2
chb11	chb11_99.edf	107520	347823.0	347843.0	1	2	2
chb11	chb11_99.edf	110080	347833.0	347853.0	1	2	2
chb11	chb11_99.edf	112640	347843.0	347863.0	1	2	2
chb11	chb11_99.edf	115200	347853.0	347873.0	1	2	2
chb11	chb11_99.edf	117760	347863.0	347883.0	1	2	2
chb11	chb11_99.edf	120320	347873.0	347893.0	1	2	2
chb11	chb11_99.edf	122880	347883.0	347903.0	1	2	2
chb11	chb11_99.edf	125440	347893.0	347913.0	1	2	2
chb11	chb11_99.edf	128000	347903.0	347923.0	1	2	2
chb11	chb11_99.edf	130560	347913.0	347933.0	1	2	2
chb11	chb11_99.edf	133120	347923.0	347943.0	1	2	2
chb11	chb11_99.edf	135680	347933.0	347953.0	1	2	2
chb11	chb11_99.edf	138240	347943.0	347963.0	1	2	2
chb11	chb11_99.edf	140800	347953.0	347973.0	1	2	2
chb11	chb11_99.edf	143360	347963.0	347983.0	1	2	2
chb11	chb11_99.edf	145920	347973.0	347993.0	1	2	2
chb11	chb11_99.edf	148480	347983.0	348003.0	1	2	2
chb11	chb11_99.edf	151040	347993.0	348013.0	1	2	2
chb11	chb11_99.edf	153600	348003.0	348023.0	1	2	2
chb11	chb11_99.edf	156160	348013.0	348033.0	1	2	2
chb11	chb11_99.edf	158720	348023.0	348043.0	1	2	2
chb11	chb11_99.edf	161280	348033.0	348053.0	1	2	2
chb11	chb11_99.edf	163840	348043.0	348063.0	1	2	2
chb11	chb11_99.edf	166400	348053.0	348073.0	1	2	2
chb11	chb11_99.edf	168960	348063.0	348083.0	1	2	2
chb11	chb11_99.edf	171520	348073.0	348093.0	1	2	2
chb11	chb11_99.edf	174080	348083.0	348103.0	1	2	2
chb11	chb11_99.edf	176640	348093.0	348113.0	1	2	2
chb11	chb11_99.edf	179200	348103.0	348123.0	1	2	2
chb11	chb11_99.edf	181760	348113.0	348133.0	1	2	2
chb11	chb11_99.edf	184320	348123.0	348143.0	1	2	2
chb11	chb11_99.edf	186880	348133.0	348153.0	1	2	2
chb11	chb11_99.edf	189440	348143.0	348163.0	1	2	2
chb11	chb11_99.edf	192000	348153.0	348173.0	1	2	2
chb11	chb11_99.edf	194560	348163.0	348183.0	1	2	2
chb11	chb11_99.edf	197120	348173.0	348193.0	1	2	2
chb11	chb11_99.edf	199680	348183.0	348203.0	1	2	2
chb11	chb11_99.edf	202240	348193.0	348213.0	1	2	2
chb11	chb11_99.edf	204800	348203.0	348223.0	1	2	2
chb11	chb11_99.edf	207360	348213.0	348233.0	1	2	2
chb11	chb11_99.edf	209920	348223.0	348243.0	1	2	2
chb11	chb11_99.edf	212480	348233.0	348253.0	1	2	2
chb11	chb11_99.edf	215040	348243.0	348263.0	1	2	2
chb11	chb11_99.edf	217600	348253.0	348273.0	1	2	2
chb11	chb11_99.edf	220160	348263.0	348283.0	1	2	2
chb11	chb11_99.edf	222720	348273.0	348293.0	1	2	2
chb11	chb11_99.edf	225280	348283.0	348303.0	1	2	2
chb11	chb11_99.edf	227840	348293.0	348313.0	1	2	2
chb11	chb11_99.edf	230400	348303.0	348323.0	1	2	2
chb11	chb11_99.edf	232960	348313.0	348333.0	1	2	2
chb11	chb11_99.edf	235520	348323.0	348343.0	1	2	2
chb11	chb11_99.edf	238080	348333.0	348353.0	1	2	2
chb11	chb11_99.edf	240640	348343.0	348363.0	1	2	2
chb11	chb11_99.edf	243200	348353.0	348373.0	1	2	2
chb11	chb11_99.edf	245760	348363.0	348383.0	1	2	2
chb11	chb11_99.edf	248320	348373.0	348393.0	1	2	2
chb11	chb11_99.edf	250880	348383.0	348403.0	1	2	2
chb11	chb11_99.edf	253440	348393.0	348413.0	1	2	2
chb11	chb11_99.edf	256000	348403.0	348423.0	1	2	2
chb11	chb11_99.edf	258560	348413.0	348433.0	1	2	2
chb11	chb11_99.edf	261120	348423.0	348443.0	1	2	2
chb11	chb11_99.edf	263680	348433.0	348453.0	1	2	2
chb11	chb11_99.edf	266240	348443.0	348463.0	1	2	2
chb11	chb11_99.edf	268800	348453.0	348473.0	1	2	2
chb11	chb11_99.edf	271360	348463.0	348483.0	1	2	2
chb11	chb11_99.edf	273920	348473.0	348493.0	1	2	2
chb11	chb11_99.edf	276480	348483.0	348503.0	1	2	2
chb11	chb11_99.edf	279040	348493.0	348513.0	1	2	2
chb11	chb11_99.edf	281600	348503.0	348523.0	1	2	2
chb11	chb11_99.edf	284160	348513.0	348533.0	1	2	2
chb11	chb11_99.edf	286720	348523.0	348543.0	1	2	2
chb11	chb11_99.edf	289280	348533.0	348553.0	1	2	2
