## Supplementary material for "Same pipelines, different answers: how evaluation design shapes EEG seizure prediction": Reproducibility archive (code, manifests and predictions): chb12_candidates.csv

case	file	start_sample	start_s	end_s	label	event_id	event_ids
chb12	chb12_06.edf	0	0.0	20.0	1	0	0
chb12	chb12_06.edf	2560	10.0	30.0	1	0	0
chb12	chb12_06.edf	5120	20.0	40.0	1	0	0
chb12	chb12_06.edf	7680	30.0	50.0	1	0	0
chb12	chb12_06.edf	10240	40.0	60.0	1	0	0
chb12	chb12_06.edf	12800	50.0	70.0	1	0	0
chb12	chb12_06.edf	15360	60.0	80.0	1	0	0
chb12	chb12_06.edf	17920	70.0	90.0	1	0	0
chb12	chb12_06.edf	20480	80.0	100.0	1	0	0
chb12	chb12_06.edf	23040	90.0	110.0	1	0	0
chb12	chb12_06.edf	25600	100.0	120.0	1	0	0
chb12	chb12_06.edf	28160	110.0	130.0	1	0	0
chb12	chb12_06.edf	30720	120.0	140.0	1	0	0
chb12	chb12_06.edf	33280	130.0	150.0	1	0	0
chb12	chb12_06.edf	35840	140.0	160.0	1	0	0
chb12	chb12_06.edf	38400	150.0	170.0	1	0	0
chb12	chb12_06.edf	40960	160.0	180.0	1	0	0
chb12	chb12_06.edf	43520	170.0	190.0	1	0	0
chb12	chb12_06.edf	46080	180.0	200.0	1	0	0
chb12	chb12_06.edf	48640	190.0	210.0	1	0	0
chb12	chb12_06.edf	51200	200.0	220.0	1	0	0
chb12	chb12_06.edf	53760	210.0	230.0	1	0	0
chb12	chb12_06.edf	56320	220.0	240.0	1	0	0
chb12	chb12_06.edf	58880	230.0	250.0	1	0	0
chb12	chb12_06.edf	61440	240.0	260.0	1	0	0
chb12	chb12_06.edf	64000	250.0	270.0	1	0	0
chb12	chb12_06.edf	66560	260.0	280.0	1	0	0
chb12	chb12_06.edf	69120	270.0	290.0	1	0	0
chb12	chb12_06.edf	71680	280.0	300.0	1	0	0
chb12	chb12_06.edf	74240	290.0	310.0	1	0	0
chb12	chb12_06.edf	76800	300.0	320.0	1	0	0
chb12	chb12_06.edf	79360	310.0	330.0	1	0	0
chb12	chb12_06.edf	81920	320.0	340.0	1	0	0
chb12	chb12_06.edf	84480	330.0	350.0	1	0	0
chb12	chb12_06.edf	87040	340.0	360.0	1	0	0
chb12	chb12_06.edf	89600	350.0	370.0	1	0	0
chb12	chb12_06.edf	92160	360.0	380.0	1	0	0
chb12	chb12_06.edf	94720	370.0	390.0	1	0	0
chb12	chb12_06.edf	97280	380.0	400.0	1	0	0
chb12	chb12_06.edf	99840	390.0	410.0	1	0	0
chb12	chb12_06.edf	102400	400.0	420.0	1	0	0
chb12	chb12_06.edf	104960	410.0	430.0	1	0	0
chb12	chb12_06.edf	107520	420.0	440.0	1	0	0
chb12	chb12_06.edf	110080	430.0	450.0	1	0	0
chb12	chb12_06.edf	112640	440.0	460.0	1	0	0
chb12	chb12_06.edf	115200	450.0	470.0	1	0	0
chb12	chb12_06.edf	117760	460.0	480.0	1	0	0
chb12	chb12_06.edf	120320	470.0	490.0	1	0	0
chb12	chb12_06.edf	122880	480.0	500.0	1	0	0
chb12	chb12_06.edf	125440	490.0	510.0	1	0	0
chb12	chb12_06.edf	128000	500.0	520.0	1	0	0
chb12	chb12_06.edf	130560	510.0	530.0	1	0	0
chb12	chb12_06.edf	133120	520.0	540.0	1	0	0
chb12	chb12_06.edf	135680	530.0	550.0	1	0	0
chb12	chb12_06.edf	138240	540.0	560.0	1	0	0
chb12	chb12_06.edf	140800	550.0	570.0	1	0	0
chb12	chb12_06.edf	143360	560.0	580.0	1	0	0
chb12	chb12_06.edf	145920	570.0	590.0	1	0	0
chb12	chb12_06.edf	148480	580.0	600.0	1	0	0
chb12	chb12_06.edf	151040	590.0	610.0	1	0	0
chb12	chb12_06.edf	153600	600.0	620.0	1	0	0
chb12	chb12_06.edf	156160	610.0	630.0	1	0	0
chb12	chb12_06.edf	158720	620.0	640.0	1	0	0
chb12	chb12_06.edf	161280	630.0	650.0	1	0	0
chb12	chb12_06.edf	163840	640.0	660.0	1	0	0
chb12	chb12_06.edf	166400	650.0	670.0	1	0	0
chb12	chb12_06.edf	168960	660.0	680.0	1	0	0
chb12	chb12_06.edf	171520	670.0	690.0	1	0	0
chb12	chb12_06.edf	174080	680.0	700.0	1	0	0
chb12	chb12_06.edf	176640	690.0	710.0	1	0	0
chb12	chb12_06.edf	179200	700.0	720.0	1	0	0
chb12	chb12_06.edf	181760	710.0	730.0	1	0	0
chb12	chb12_06.edf	184320	720.0	740.0	1	0	0
chb12	chb12_06.edf	186880	730.0	750.0	1	0	0
chb12	chb12_06.edf	189440	740.0	760.0	1	0	0
chb12	chb12_06.edf	192000	750.0	770.0	1	0	0
chb12	chb12_06.edf	194560	760.0	780.0	1	0	0
chb12	chb12_06.edf	197120	770.0	790.0	1	0	0
chb12	chb12_06.edf	199680	780.0	800.0	1	0	0
chb12	chb12_06.edf	202240	790.0	810.0	1	0	0
chb12	chb12_06.edf	204800	800.0	820.0	1	0	0
chb12	chb12_06.edf	207360	810.0	830.0	1	0	0
chb12	chb12_06.edf	209920	820.0	840.0	1	0	0
chb12	chb12_06.edf	212480	830.0	850.0	1	0	0
chb12	chb12_06.edf	215040	840.0	860.0	1	0	0
chb12	chb12_06.edf	217600	850.0	870.0	1	0	0
chb12	chb12_06.edf	220160	860.0	880.0	1	0	0
chb12	chb12_06.edf	222720	870.0	890.0	1	0	0
chb12	chb12_06.edf	225280	880.0	900.0	1	0	0
chb12	chb12_06.edf	227840	890.0	910.0	1	0	0
chb12	chb12_06.edf	230400	900.0	920.0	1	0	0
chb12	chb12_06.edf	232960	910.0	930.0	1	0	0
chb12	chb12_06.edf	235520	920.0	940.0	1	0	0
chb12	chb12_06.edf	238080	930.0	950.0	1	0	0
chb12	chb12_06.edf	240640	940.0	960.0	1	0	0
chb12	chb12_06.edf	243200	950.0	970.0	1	0	0
chb12	chb12_06.edf	245760	960.0	980.0	1	0	0
chb12	chb12_06.edf	248320	970.0	990.0	1	0	0
chb12	chb12_06.edf	250880	980.0	1000.0	1	0	0
chb12	chb12_06.edf	253440	990.0	1010.0	1	0	0
chb12	chb12_06.edf	256000	1000.0	1020.0	1	0	0
chb12	chb12_06.edf	258560	1010.0	1030.0	1	0	0
chb12	chb12_06.edf	261120	1020.0	1040.0	1	0	0
chb12	chb12_06.edf	263680	1030.0	1050.0	1	0	0
chb12	chb12_06.edf	266240	1040.0	1060.0	1	0	0
chb12	chb12_06.edf	268800	1050.0	1070.0	1	0	0
chb12	chb12_06.edf	271360	1060.0	1080.0	1	0	0
chb12	chb12_06.edf	273920	1070.0	1090.0	1	0	0
chb12	chb12_06.edf	276480	1080.0	1100.0	1	0	0
chb12	chb12_06.edf	279040	1090.0	1110.0	1	0	0
chb12	chb12_06.edf	281600	1100.0	1120.0	1	0	0
chb12	chb12_06.edf	284160	1110.0	1130.0	1	0	0
chb12	chb12_06.edf	286720	1120.0	1140.0	1	0	0
chb12	chb12_06.edf	289280	1130.0	1150.0	1	0	0
chb12	chb12_06.edf	291840	1140.0	1160.0	1	0	0
chb12	chb12_06.edf	294400	1150.0	1170.0	1	0	0
chb12	chb12_06.edf	296960	1160.0	1180.0	1	0	0
chb12	chb12_06.edf	299520	1170.0	1190.0	1	0	0
chb12	chb12_06.edf	302080	1180.0	1200.0	1	0	0
chb12	chb12_06.edf	304640	1190.0	1210.0	1	0	0
chb12	chb12_06.edf	307200	1200.0	1220.0	1	0	0
chb12	chb12_06.edf	309760	1210.0	1230.0	1	0	0
chb12	chb12_06.edf	312320	1220.0	1240.0	1	0	0
chb12	chb12_06.edf	314880	1230.0	1250.0	1	0	0
chb12	chb12_06.edf	317440	1240.0	1260.0	1	0	0
chb12	chb12_06.edf	320000	1250.0	1270.0	1	0	0
chb12	chb12_06.edf	322560	1260.0	1280.0	1	0	0
chb12	chb12_06.edf	325120	1270.0	1290.0	1	0	0
chb12	chb12_06.edf	327680	1280.0	1300.0	1	0	0
chb12	chb12_06.edf	330240	1290.0	1310.0	1	0	0
chb12	chb12_06.edf	332800	1300.0	1320.0	1	0	0
chb12	chb12_06.edf	335360	1310.0	1330.0	1	0	0
chb12	chb12_06.edf	337920	1320.0	1340.0	1	0	0
chb12	chb12_06.edf	340480	1330.0	1350.0	1	0	0
chb12	chb12_06.edf	343040	1340.0	1360.0	1	0	0
chb12	chb12_19.edf	0	36767.0	36787.0	0	-1
chb12	chb12_19.edf	76800	37067.0	37087.0	0	-1
chb12	chb12_19.edf	153600	37367.0	37387.0	0	-1
chb12	chb12_19.edf	230400	37667.0	37687.0	0	-1
chb12	chb12_19.edf	307200	37967.0	37987.0	0	-1
chb12	chb12_19.edf	384000	38267.0	38287.0	0	-1
chb12	chb12_19.edf	460800	38567.0	38587.0	0	-1
chb12	chb12_19.edf	537600	38867.0	38887.0	0	-1
chb12	chb12_19.edf	614400	39167.0	39187.0	0	-1
chb12	chb12_19.edf	691200	39467.0	39487.0	0	-1
chb12	chb12_19.edf	768000	39767.0	39787.0	0	-1
chb12	chb12_19.edf	844800	40067.0	40087.0	0	-1
chb12	chb12_20.edf	0	40373.0	40393.0	0	-1
chb12	chb12_20.edf	76800	40673.0	40693.0	0	-1
chb12	chb12_20.edf	153600	40973.0	40993.0	0	-1
chb12	chb12_20.edf	230400	41273.0	41293.0	0	-1
chb12	chb12_20.edf	307200	41573.0	41593.0	0	-1
chb12	chb12_20.edf	384000	41873.0	41893.0	0	-1
chb12	chb12_20.edf	460800	42173.0	42193.0	0	-1
chb12	chb12_20.edf	537600	42473.0	42493.0	0	-1
chb12	chb12_20.edf	614400	42773.0	42793.0	0	-1
chb12	chb12_20.edf	691200	43073.0	43093.0	0	-1
chb12	chb12_20.edf	768000	43373.0	43393.0	0	-1
chb12	chb12_20.edf	844800	43673.0	43693.0	0	-1
chb12	chb12_21.edf	0	43981.0	44001.0	0	-1
chb12	chb12_21.edf	76800	44281.0	44301.0	0	-1
chb12	chb12_21.edf	153600	44581.0	44601.0	0	-1
chb12	chb12_21.edf	230400	44881.0	44901.0	0	-1
chb12	chb12_21.edf	307200	45181.0	45201.0	0	-1
chb12	chb12_21.edf	384000	45481.0	45501.0	0	-1
chb12	chb12_21.edf	460800	45781.0	45801.0	0	-1
chb12	chb12_21.edf	537600	46081.0	46101.0	0	-1
chb12	chb12_21.edf	614400	46381.0	46401.0	0	-1
chb12	chb12_21.edf	616960	46391.0	46411.0	0	-1
chb12	chb12_21.edf	619520	46401.0	46421.0	0	-1
chb12	chb12_21.edf	622080	46411.0	46431.0	0	-1
chb12	chb12_21.edf	624640	46421.0	46441.0	0	-1
chb12	chb12_21.edf	627200	46431.0	46451.0	0	-1
chb12	chb12_21.edf	629760	46441.0	46461.0	0	-1
chb12	chb12_21.edf	632320	46451.0	46471.0	0	-1
chb12	chb12_21.edf	634880	46461.0	46481.0	0	-1
chb12	chb12_21.edf	637440	46471.0	46491.0	0	-1
chb12	chb12_21.edf	640000	46481.0	46501.0	0	-1
chb12	chb12_21.edf	642560	46491.0	46511.0	0	-1
chb12	chb12_21.edf	645120	46501.0	46521.0	0	-1
chb12	chb12_21.edf	647680	46511.0	46531.0	0	-1
chb12	chb12_21.edf	650240	46521.0	46541.0	0	-1
chb12	chb12_21.edf	652800	46531.0	46551.0	0	-1
chb12	chb12_21.edf	655360	46541.0	46561.0	0	-1
chb12	chb12_21.edf	657920	46551.0	46571.0	0	-1
chb12	chb12_21.edf	660480	46561.0	46581.0	0	-1
chb12	chb12_21.edf	668160	46591.0	46611.0	1	11	11
chb12	chb12_21.edf	670720	46601.0	46621.0	1	11	11
chb12	chb12_21.edf	673280	46611.0	46631.0	1	11	11
chb12	chb12_21.edf	675840	46621.0	46641.0	1	11	11
chb12	chb12_21.edf	678400	46631.0	46651.0	1	11	11
chb12	chb12_21.edf	680960	46641.0	46661.0	1	11	11
chb12	chb12_21.edf	683520	46651.0	46671.0	1	11	11
chb12	chb12_21.edf	686080	46661.0	46681.0	1	11	11
chb12	chb12_21.edf	688640	46671.0	46691.0	1	11	11
chb12	chb12_21.edf	691200	46681.0	46701.0	1	11	11
chb12	chb12_21.edf	693760	46691.0	46711.0	1	11	11
chb12	chb12_21.edf	696320	46701.0	46721.0	1	11	11
chb12	chb12_21.edf	698880	46711.0	46731.0	1	11	11
chb12	chb12_21.edf	701440	46721.0	46741.0	1	11	11
chb12	chb12_21.edf	704000	46731.0	46751.0	1	11	11
chb12	chb12_21.edf	711680	46761.0	46781.0	1	11	11;12
chb12	chb12_21.edf	714240	46771.0	46791.0	1	11	11;12
chb12	chb12_21.edf	716800	46781.0	46801.0	1	11	11;12
chb12	chb12_21.edf	719360	46791.0	46811.0	1	11	11;12
chb12	chb12_21.edf	721920	46801.0	46821.0	1	11	11;12
chb12	chb12_21.edf	724480	46811.0	46831.0	1	11	11;12
chb12	chb12_21.edf	727040	46821.0	46841.0	1	11	11;12
chb12	chb12_21.edf	729600	46831.0	46851.0	1	11	11;12
chb12	chb12_21.edf	732160	46841.0	46861.0	1	11	11;12
chb12	chb12_21.edf	734720	46851.0	46871.0	1	11	11;12
chb12	chb12_21.edf	737280	46861.0	46881.0	1	11	11;12
chb12	chb12_21.edf	739840	46871.0	46891.0	1	11	11;12
chb12	chb12_21.edf	742400	46881.0	46901.0	1	11	11;12
chb12	chb12_21.edf	744960	46891.0	46911.0	1	11	11;12
chb12	chb12_21.edf	747520	46901.0	46921.0	1	11	11;12
chb12	chb12_21.edf	750080	46911.0	46931.0	1	11	11;12
chb12	chb12_21.edf	752640	46921.0	46941.0	1	11	11;12
chb12	chb12_21.edf	755200	46931.0	46951.0	1	11	11;12
chb12	chb12_21.edf	762880	46961.0	46981.0	1	11	11;12;13
chb12	chb12_21.edf	765440	46971.0	46991.0	1	11	11;12;13
chb12	chb12_21.edf	768000	46981.0	47001.0	1	11	11;12;13
chb12	chb12_21.edf	770560	46991.0	47011.0	1	11	11;12;13
chb12	chb12_21.edf	773120	47001.0	47021.0	1	11	11;12;13
chb12	chb12_21.edf	775680	47011.0	47031.0	1	11	11;12;13
chb12	chb12_21.edf	778240	47021.0	47041.0	1	11	11;12;13
chb12	chb12_21.edf	780800	47031.0	47051.0	1	11	11;12;13
chb12	chb12_21.edf	783360	47041.0	47061.0	1	11	11;12;13
chb12	chb12_21.edf	785920	47051.0	47071.0	1	11	11;12;13
chb12	chb12_21.edf	788480	47061.0	47081.0	1	11	11;12;13
chb12	chb12_21.edf	791040	47071.0	47091.0	1	11	11;12;13
chb12	chb12_21.edf	793600	47081.0	47101.0	1	11	11;12;13
chb12	chb12_21.edf	796160	47091.0	47111.0	1	11	11;12;13
chb12	chb12_21.edf	798720	47101.0	47121.0	1	11	11;12;13
chb12	chb12_21.edf	801280	47111.0	47131.0	1	11	11;12;13
chb12	chb12_21.edf	803840	47121.0	47141.0	1	11	11;12;13
chb12	chb12_21.edf	806400	47131.0	47151.0	1	11	11;12;13
chb12	chb12_21.edf	808960	47141.0	47161.0	1	11	11;12;13
chb12	chb12_21.edf	811520	47151.0	47171.0	1	11	11;12;13
chb12	chb12_21.edf	814080	47161.0	47181.0	1	11	11;12;13
chb12	chb12_21.edf	816640	47171.0	47191.0	1	11	11;12;13
chb12	chb12_21.edf	819200	47181.0	47201.0	1	11	11;12;13
chb12	chb12_21.edf	821760	47191.0	47211.0	1	11	11;12;13
chb12	chb12_21.edf	824320	47201.0	47221.0	1	11	11;12;13
chb12	chb12_21.edf	826880	47211.0	47231.0	1	11	11;12;13
chb12	chb12_21.edf	829440	47221.0	47241.0	1	11	11;12;13
chb12	chb12_21.edf	832000	47231.0	47251.0	1	11	11;12;13
chb12	chb12_21.edf	834560	47241.0	47261.0	1	11	11;12;13
chb12	chb12_21.edf	837120	47251.0	47271.0	1	11	11;12;13
chb12	chb12_21.edf	839680	47261.0	47281.0	1	11	11;12;13
chb12	chb12_21.edf	842240	47271.0	47291.0	1	11	11;12;13
chb12	chb12_21.edf	844800	47281.0	47301.0	1	11	11;12;13
chb12	chb12_21.edf	847360	47291.0	47311.0	1	11	11;12;13
chb12	chb12_21.edf	849920	47301.0	47321.0	1	11	11;12;13
chb12	chb12_21.edf	852480	47311.0	47331.0	1	11	11;12;13
chb12	chb12_21.edf	855040	47321.0	47341.0	1	11	11;12;13
chb12	chb12_21.edf	857600	47331.0	47351.0	1	11	11;12;13
chb12	chb12_21.edf	860160	47341.0	47361.0	1	11	11;12;13
chb12	chb12_21.edf	862720	47351.0	47371.0	1	11	11;12;13
chb12	chb12_21.edf	865280	47361.0	47381.0	1	11	11;12;13
chb12	chb12_21.edf	867840	47371.0	47391.0	1	11	11;12;13
chb12	chb12_21.edf	870400	47381.0	47401.0	1	11	11;12;13
chb12	chb12_21.edf	872960	47391.0	47411.0	1	11	11;12;13
chb12	chb12_21.edf	875520	47401.0	47421.0	1	11	11;12;13
chb12	chb12_21.edf	878080	47411.0	47431.0	1	11	11;12;13
chb12	chb12_21.edf	880640	47421.0	47441.0	1	11	11;12;13
chb12	chb12_21.edf	883200	47431.0	47451.0	1	11	11;12;13
chb12	chb12_21.edf	885760	47441.0	47461.0	1	11	11;12;13
chb12	chb12_21.edf	888320	47451.0	47471.0	1	11	11;12;13
chb12	chb12_21.edf	890880	47461.0	47481.0	1	11	11;12;13
chb12	chb12_21.edf	893440	47471.0	47491.0	1	11	11;12;13
chb12	chb12_21.edf	896000	47481.0	47501.0	1	11	11;12;13
chb12	chb12_21.edf	898560	47491.0	47511.0	1	11	11;12;13
chb12	chb12_21.edf	901120	47501.0	47521.0	1	11	11;12;13
chb12	chb12_21.edf	903680	47511.0	47531.0	1	11	11;12;13
chb12	chb12_21.edf	906240	47521.0	47541.0	1	11	11;12;13
chb12	chb12_21.edf	908800	47531.0	47551.0	1	11	11;12;13
chb12	chb12_21.edf	911360	47541.0	47561.0	1	11	11;12;13
chb12	chb12_21.edf	913920	47551.0	47571.0	1	11	11;12;13
chb12	chb12_21.edf	916480	47561.0	47581.0	1	11	11;12;13
