## Supplementary material for "Same pipelines, different answers: how evaluation design shapes EEG seizure prediction": Reproducibility archive (code, manifests and predictions): chb13_candidates.csv

case	file	start_sample	start_s	end_s	label	event_id	event_ids
chb13	chb13_02.edf	0	0.0	20.0	0	-1
chb13	chb13_02.edf	76800	300.0	320.0	0	-1
chb13	chb13_02.edf	153600	600.0	620.0	0	-1
chb13	chb13_02.edf	230400	900.0	920.0	0	-1
chb13	chb13_02.edf	307200	1200.0	1220.0	0	-1
chb13	chb13_02.edf	384000	1500.0	1520.0	0	-1
chb13	chb13_02.edf	460800	1800.0	1820.0	0	-1
chb13	chb13_02.edf	537600	2100.0	2120.0	0	-1
chb13	chb13_02.edf	614400	2400.0	2420.0	0	-1
chb13	chb13_02.edf	691200	2700.0	2720.0	0	-1
chb13	chb13_02.edf	768000	3000.0	3020.0	0	-1
chb13	chb13_02.edf	844800	3300.0	3320.0	0	-1
chb13	chb13_03.edf	0	3606.0	3626.0	0	-1
chb13	chb13_03.edf	76800	3906.0	3926.0	0	-1
chb13	chb13_03.edf	153600	4206.0	4226.0	0	-1
chb13	chb13_03.edf	230400	4506.0	4526.0	0	-1
chb13	chb13_03.edf	307200	4806.0	4826.0	0	-1
chb13	chb13_03.edf	384000	5106.0	5126.0	0	-1
chb13	chb13_03.edf	460800	5406.0	5426.0	0	-1
chb13	chb13_03.edf	537600	5706.0	5726.0	0	-1
chb13	chb13_03.edf	614400	6006.0	6026.0	0	-1
chb13	chb13_03.edf	691200	6306.0	6326.0	0	-1
chb13	chb13_03.edf	768000	6606.0	6626.0	0	-1
chb13	chb13_03.edf	844800	6906.0	6926.0	0	-1
chb13	chb13_04.edf	0	7213.0	7233.0	0	-1
chb13	chb13_04.edf	76800	7513.0	7533.0	0	-1
chb13	chb13_04.edf	153600	7813.0	7833.0	0	-1
chb13	chb13_04.edf	230400	8113.0	8133.0	0	-1
chb13	chb13_04.edf	307200	8413.0	8433.0	0	-1
chb13	chb13_04.edf	384000	8713.0	8733.0	0	-1
chb13	chb13_04.edf	460800	9013.0	9033.0	0	-1
chb13	chb13_04.edf	537600	9313.0	9333.0	0	-1
chb13	chb13_04.edf	614400	9613.0	9633.0	0	-1
chb13	chb13_04.edf	691200	9913.0	9933.0	0	-1
chb13	chb13_04.edf	768000	10213.0	10233.0	0	-1
chb13	chb13_04.edf	844800	10513.0	10533.0	0	-1
chb13	chb13_05.edf	0	10820.0	10840.0	0	-1
chb13	chb13_05.edf	76800	11120.0	11140.0	0	-1
chb13	chb13_05.edf	153600	11420.0	11440.0	0	-1
chb13	chb13_05.edf	230400	11720.0	11740.0	0	-1
chb13	chb13_05.edf	307200	12020.0	12040.0	0	-1
chb13	chb13_05.edf	384000	12320.0	12340.0	0	-1
chb13	chb13_05.edf	460800	12620.0	12640.0	0	-1
chb13	chb13_05.edf	537600	12920.0	12940.0	0	-1
chb13	chb13_05.edf	614400	13220.0	13240.0	0	-1
chb13	chb13_05.edf	691200	13520.0	13540.0	0	-1
chb13	chb13_05.edf	768000	13820.0	13840.0	0	-1
chb13	chb13_05.edf	844800	14120.0	14140.0	0	-1
chb13	chb13_06.edf	0	14427.0	14447.0	0	-1
chb13	chb13_06.edf	76800	14727.0	14747.0	0	-1
chb13	chb13_06.edf	153600	15027.0	15047.0	0	-1
chb13	chb13_06.edf	230400	15327.0	15347.0	0	-1
chb13	chb13_06.edf	307200	15627.0	15647.0	0	-1
chb13	chb13_06.edf	384000	15927.0	15947.0	0	-1
chb13	chb13_06.edf	460800	16227.0	16247.0	0	-1
chb13	chb13_06.edf	537600	16527.0	16547.0	0	-1
chb13	chb13_06.edf	614400	16827.0	16847.0	0	-1
chb13	chb13_06.edf	691200	17127.0	17147.0	0	-1
chb13	chb13_06.edf	768000	17427.0	17447.0	0	-1
chb13	chb13_06.edf	844800	17727.0	17747.0	0	-1
chb13	chb13_07.edf	0	18033.0	18053.0	0	-1
chb13	chb13_07.edf	76800	18333.0	18353.0	0	-1
chb13	chb13_07.edf	153600	18633.0	18653.0	0	-1
chb13	chb13_07.edf	230400	18933.0	18953.0	0	-1
chb13	chb13_07.edf	307200	19233.0	19253.0	0	-1
chb13	chb13_07.edf	384000	19533.0	19553.0	0	-1
chb13	chb13_07.edf	460800	19833.0	19853.0	0	-1
chb13	chb13_07.edf	537600	20133.0	20153.0	0	-1
chb13	chb13_07.edf	614400	20433.0	20453.0	0	-1
chb13	chb13_07.edf	691200	20733.0	20753.0	0	-1
chb13	chb13_07.edf	768000	21033.0	21053.0	0	-1
chb13	chb13_07.edf	844800	21333.0	21353.0	0	-1
chb13	chb13_08.edf	0	21641.0	21661.0	0	-1
chb13	chb13_08.edf	76800	21941.0	21961.0	0	-1
chb13	chb13_08.edf	153600	22241.0	22261.0	0	-1
chb13	chb13_08.edf	230400	22541.0	22561.0	0	-1
chb13	chb13_08.edf	307200	22841.0	22861.0	0	-1
chb13	chb13_08.edf	384000	23141.0	23161.0	0	-1
chb13	chb13_08.edf	460800	23441.0	23461.0	0	-1
chb13	chb13_08.edf	537600	23741.0	23761.0	0	-1
chb13	chb13_08.edf	614400	24041.0	24061.0	0	-1
chb13	chb13_08.edf	691200	24341.0	24361.0	0	-1
chb13	chb13_08.edf	768000	24641.0	24661.0	0	-1
chb13	chb13_08.edf	844800	24941.0	24961.0	0	-1
chb13	chb13_09.edf	0	25247.0	25267.0	0	-1
chb13	chb13_09.edf	76800	25547.0	25567.0	0	-1
chb13	chb13_09.edf	153600	25847.0	25867.0	0	-1
chb13	chb13_09.edf	230400	26147.0	26167.0	0	-1
chb13	chb13_09.edf	307200	26447.0	26467.0	0	-1
chb13	chb13_09.edf	384000	26747.0	26767.0	0	-1
chb13	chb13_09.edf	460800	27047.0	27067.0	0	-1
chb13	chb13_09.edf	537600	27347.0	27367.0	0	-1
chb13	chb13_09.edf	614400	27647.0	27667.0	0	-1
chb13	chb13_09.edf	691200	27947.0	27967.0	0	-1
chb13	chb13_09.edf	768000	28247.0	28267.0	0	-1
chb13	chb13_09.edf	844800	28547.0	28567.0	0	-1
chb13	chb13_10.edf	0	28854.0	28874.0	0	-1
chb13	chb13_10.edf	76800	29154.0	29174.0	0	-1
chb13	chb13_10.edf	153600	29454.0	29474.0	0	-1
chb13	chb13_10.edf	230400	29754.0	29774.0	0	-1
chb13	chb13_10.edf	307200	30054.0	30074.0	0	-1
chb13	chb13_10.edf	384000	30354.0	30374.0	0	-1
chb13	chb13_10.edf	460800	30654.0	30674.0	0	-1
chb13	chb13_10.edf	537600	30954.0	30974.0	0	-1
chb13	chb13_10.edf	614400	31254.0	31274.0	0	-1
chb13	chb13_10.edf	691200	31554.0	31574.0	0	-1
chb13	chb13_10.edf	768000	31854.0	31874.0	0	-1
chb13	chb13_10.edf	844800	32154.0	32174.0	0	-1
chb13	chb13_11.edf	0	32461.0	32481.0	0	-1
chb13	chb13_11.edf	76800	32761.0	32781.0	0	-1
chb13	chb13_11.edf	153600	33061.0	33081.0	0	-1
chb13	chb13_11.edf	230400	33361.0	33381.0	0	-1
chb13	chb13_11.edf	307200	33661.0	33681.0	0	-1
chb13	chb13_11.edf	384000	33961.0	33981.0	0	-1
chb13	chb13_11.edf	460800	34261.0	34281.0	0	-1
chb13	chb13_11.edf	537600	34561.0	34581.0	0	-1
chb13	chb13_11.edf	614400	34861.0	34881.0	0	-1
chb13	chb13_11.edf	691200	35161.0	35181.0	0	-1
chb13	chb13_11.edf	768000	35461.0	35481.0	0	-1
chb13	chb13_11.edf	844800	35761.0	35781.0	0	-1
chb13	chb13_12.edf	0	36067.0	36087.0	0	-1
chb13	chb13_12.edf	76800	36367.0	36387.0	0	-1
chb13	chb13_12.edf	153600	36667.0	36687.0	0	-1
chb13	chb13_12.edf	230400	36967.0	36987.0	0	-1
chb13	chb13_12.edf	307200	37267.0	37287.0	0	-1
chb13	chb13_12.edf	384000	37567.0	37587.0	0	-1
chb13	chb13_12.edf	460800	37867.0	37887.0	0	-1
chb13	chb13_12.edf	537600	38167.0	38187.0	0	-1
chb13	chb13_12.edf	614400	38467.0	38487.0	0	-1
chb13	chb13_12.edf	691200	38767.0	38787.0	0	-1
chb13	chb13_12.edf	768000	39067.0	39087.0	0	-1
chb13	chb13_12.edf	844800	39367.0	39387.0	0	-1
chb13	chb13_13.edf	0	39674.0	39694.0	0	-1
chb13	chb13_13.edf	76800	39974.0	39994.0	0	-1
chb13	chb13_13.edf	153600	40274.0	40294.0	0	-1
chb13	chb13_13.edf	230400	40574.0	40594.0	0	-1
chb13	chb13_13.edf	307200	40874.0	40894.0	0	-1
chb13	chb13_13.edf	384000	41174.0	41194.0	0	-1
chb13	chb13_13.edf	460800	41474.0	41494.0	0	-1
chb13	chb13_13.edf	537600	41774.0	41794.0	0	-1
chb13	chb13_13.edf	614400	42074.0	42094.0	0	-1
chb13	chb13_13.edf	691200	42374.0	42394.0	0	-1
chb13	chb13_13.edf	768000	42674.0	42694.0	0	-1
chb13	chb13_13.edf	844800	42974.0	42994.0	0	-1
chb13	chb13_14.edf	0	43281.0	43301.0	0	-1
chb13	chb13_14.edf	76800	43581.0	43601.0	0	-1
chb13	chb13_14.edf	153600	43881.0	43901.0	0	-1
chb13	chb13_14.edf	230400	44181.0	44201.0	0	-1
chb13	chb13_14.edf	307200	44481.0	44501.0	0	-1
chb13	chb13_14.edf	384000	44781.0	44801.0	0	-1
chb13	chb13_14.edf	460800	45081.0	45101.0	0	-1
chb13	chb13_14.edf	537600	45381.0	45401.0	0	-1
chb13	chb13_14.edf	614400	45681.0	45701.0	0	-1
chb13	chb13_14.edf	691200	45981.0	46001.0	0	-1
chb13	chb13_14.edf	768000	46281.0	46301.0	0	-1
chb13	chb13_14.edf	844800	46581.0	46601.0	0	-1
chb13	chb13_15.edf	0	46888.0	46908.0	0	-1
chb13	chb13_15.edf	76800	47188.0	47208.0	0	-1
chb13	chb13_15.edf	153600	47488.0	47508.0	0	-1
chb13	chb13_15.edf	230400	47788.0	47808.0	0	-1
chb13	chb13_15.edf	307200	48088.0	48108.0	0	-1
chb13	chb13_15.edf	384000	48388.0	48408.0	0	-1
chb13	chb13_15.edf	460800	48688.0	48708.0	0	-1
chb13	chb13_15.edf	537600	48988.0	49008.0	0	-1
chb13	chb13_15.edf	614400	49288.0	49308.0	0	-1
chb13	chb13_15.edf	691200	49588.0	49608.0	0	-1
chb13	chb13_15.edf	768000	49888.0	49908.0	0	-1
chb13	chb13_15.edf	844800	50188.0	50208.0	0	-1
chb13	chb13_16.edf	0	50494.0	50514.0	0	-1
chb13	chb13_16.edf	76800	50794.0	50814.0	0	-1
chb13	chb13_16.edf	153600	51094.0	51114.0	0	-1
chb13	chb13_16.edf	230400	51394.0	51414.0	0	-1
chb13	chb13_16.edf	307200	51694.0	51714.0	0	-1
chb13	chb13_16.edf	384000	51994.0	52014.0	0	-1
chb13	chb13_16.edf	460800	52294.0	52314.0	0	-1
chb13	chb13_16.edf	537600	52594.0	52614.0	0	-1
chb13	chb13_16.edf	614400	52894.0	52914.0	0	-1
chb13	chb13_16.edf	691200	53194.0	53214.0	0	-1
chb13	chb13_16.edf	768000	53494.0	53514.0	0	-1
chb13	chb13_16.edf	844800	53794.0	53814.0	0	-1
chb13	chb13_18.edf	0	55866.0	55886.0	0	-1
chb13	chb13_18.edf	76800	56166.0	56186.0	0	-1
chb13	chb13_18.edf	153600	56466.0	56486.0	0	-1
chb13	chb13_18.edf	230400	56766.0	56786.0	0	-1
chb13	chb13_18.edf	307200	57066.0	57086.0	0	-1
chb13	chb13_18.edf	384000	57366.0	57386.0	0	-1
chb13	chb13_18.edf	460800	57666.0	57686.0	0	-1
chb13	chb13_18.edf	537600	57966.0	57986.0	0	-1
chb13	chb13_18.edf	614400	58266.0	58286.0	0	-1
chb13	chb13_18.edf	691200	58566.0	58586.0	0	-1
chb13	chb13_18.edf	768000	58866.0	58886.0	0	-1
chb13	chb13_18.edf	844800	59166.0	59186.0	0	-1
chb13	chb13_19.edf	0	59471.0	59491.0	0	-1
chb13	chb13_19.edf	2560	59481.0	59501.0	0	-1
chb13	chb13_19.edf	5120	59491.0	59511.0	0	-1
chb13	chb13_19.edf	7680	59501.0	59521.0	0	-1
chb13	chb13_19.edf	10240	59511.0	59531.0	0	-1
chb13	chb13_19.edf	12800	59521.0	59541.0	0	-1
chb13	chb13_19.edf	15360	59531.0	59551.0	0	-1
chb13	chb13_19.edf	17920	59541.0	59561.0	0	-1
chb13	chb13_19.edf	20480	59551.0	59571.0	0	-1
chb13	chb13_19.edf	23040	59561.0	59581.0	0	-1
chb13	chb13_19.edf	25600	59571.0	59591.0	0	-1
chb13	chb13_19.edf	28160	59581.0	59601.0	0	-1
chb13	chb13_19.edf	30720	59591.0	59611.0	0	-1
chb13	chb13_19.edf	33280	59601.0	59621.0	0	-1
chb13	chb13_19.edf	35840	59611.0	59631.0	0	-1
chb13	chb13_19.edf	38400	59621.0	59641.0	0	-1
chb13	chb13_19.edf	40960	59631.0	59651.0	0	-1
chb13	chb13_19.edf	43520	59641.0	59661.0	0	-1
chb13	chb13_19.edf	46080	59651.0	59671.0	0	-1
chb13	chb13_19.edf	48640	59661.0	59681.0	0	-1
chb13	chb13_19.edf	51200	59671.0	59691.0	0	-1
chb13	chb13_19.edf	53760	59681.0	59701.0	0	-1
chb13	chb13_19.edf	56320	59691.0	59711.0	0	-1
chb13	chb13_19.edf	58880	59701.0	59721.0	0	-1
chb13	chb13_19.edf	61440	59711.0	59731.0	0	-1
chb13	chb13_19.edf	64000	59721.0	59741.0	0	-1
chb13	chb13_19.edf	71680	59751.0	59771.0	1	0	0
chb13	chb13_19.edf	74240	59761.0	59781.0	1	0	0
chb13	chb13_19.edf	76800	59771.0	59791.0	1	0	0
chb13	chb13_19.edf	79360	59781.0	59801.0	1	0	0
chb13	chb13_19.edf	81920	59791.0	59811.0	1	0	0
chb13	chb13_19.edf	84480	59801.0	59821.0	1	0	0
chb13	chb13_19.edf	87040	59811.0	59831.0	1	0	0
chb13	chb13_19.edf	89600	59821.0	59841.0	1	0	0
chb13	chb13_19.edf	92160	59831.0	59851.0	1	0	0
chb13	chb13_19.edf	94720	59841.0	59861.0	1	0	0
chb13	chb13_19.edf	97280	59851.0	59871.0	1	0	0
chb13	chb13_19.edf	99840	59861.0	59881.0	1	0	0
chb13	chb13_19.edf	102400	59871.0	59891.0	1	0	0
chb13	chb13_19.edf	104960	59881.0	59901.0	1	0	0
chb13	chb13_19.edf	107520	59891.0	59911.0	1	0	0
chb13	chb13_19.edf	110080	59901.0	59921.0	1	0	0
chb13	chb13_19.edf	112640	59911.0	59931.0	1	0	0
chb13	chb13_19.edf	115200	59921.0	59941.0	1	0	0
chb13	chb13_19.edf	117760	59931.0	59951.0	1	0	0
chb13	chb13_19.edf	120320	59941.0	59961.0	1	0	0
chb13	chb13_19.edf	122880	59951.0	59971.0	1	0	0
chb13	chb13_19.edf	125440	59961.0	59981.0	1	0	0
chb13	chb13_19.edf	128000	59971.0	59991.0	1	0	0
chb13	chb13_19.edf	130560	59981.0	60001.0	1	0	0
chb13	chb13_19.edf	133120	59991.0	60011.0	1	0	0
chb13	chb13_19.edf	135680	60001.0	60021.0	1	0	0
chb13	chb13_19.edf	138240	60011.0	60031.0	1	0	0
chb13	chb13_19.edf	140800	60021.0	60041.0	1	0	0
chb13	chb13_19.edf	143360	60031.0	60051.0	1	0	0
chb13	chb13_19.edf	145920	60041.0	60061.0	1	0	0
chb13	chb13_19.edf	148480	60051.0	60071.0	1	0	0
chb13	chb13_19.edf	151040	60061.0	60081.0	1	0	0
chb13	chb13_19.edf	153600	60071.0	60091.0	1	0	0
chb13	chb13_19.edf	156160	60081.0	60101.0	1	0	0
chb13	chb13_19.edf	158720	60091.0	60111.0	1	0	0
chb13	chb13_19.edf	161280	60101.0	60121.0	1	0	0
chb13	chb13_19.edf	163840	60111.0	60131.0	1	0	0
chb13	chb13_19.edf	166400	60121.0	60141.0	1	0	0
chb13	chb13_19.edf	168960	60131.0	60151.0	1	0	0
chb13	chb13_19.edf	171520	60141.0	60161.0	1	0	0
chb13	chb13_19.edf	174080	60151.0	60171.0	1	0	0
chb13	chb13_19.edf	176640	60161.0	60181.0	1	0	0
chb13	chb13_19.edf	179200	60171.0	60191.0	1	0	0
chb13	chb13_19.edf	181760	60181.0	60201.0	1	0	0
chb13	chb13_19.edf	184320	60191.0	60211.0	1	0	0
chb13	chb13_19.edf	186880	60201.0	60221.0	1	0	0
chb13	chb13_19.edf	189440	60211.0	60231.0	1	0	0
chb13	chb13_19.edf	192000	60221.0	60241.0	1	0	0
chb13	chb13_19.edf	194560	60231.0	60251.0	1	0	0
chb13	chb13_19.edf	197120	60241.0	60261.0	1	0	0
chb13	chb13_19.edf	199680	60251.0	60271.0	1	0	0
chb13	chb13_19.edf	202240	60261.0	60281.0	1	0	0
chb13	chb13_19.edf	204800	60271.0	60291.0	1	0	0
chb13	chb13_19.edf	207360	60281.0	60301.0	1	0	0
chb13	chb13_19.edf	209920	60291.0	60311.0	1	0	0
chb13	chb13_19.edf	212480	60301.0	60321.0	1	0	0
chb13	chb13_19.edf	215040	60311.0	60331.0	1	0	0
chb13	chb13_19.edf	217600	60321.0	60341.0	1	0	0
chb13	chb13_19.edf	220160	60331.0	60351.0	1	0	0
chb13	chb13_19.edf	222720	60341.0	60361.0	1	0	0
chb13	chb13_19.edf	225280	60351.0	60371.0	1	0	0
chb13	chb13_19.edf	227840	60361.0	60381.0	1	0	0
chb13	chb13_19.edf	230400	60371.0	60391.0	1	0	0
chb13	chb13_19.edf	232960	60381.0	60401.0	1	0	0
chb13	chb13_19.edf	235520	60391.0	60411.0	1	0	0
chb13	chb13_19.edf	238080	60401.0	60421.0	1	0	0
chb13	chb13_19.edf	240640	60411.0	60431.0	1	0	0
chb13	chb13_19.edf	243200	60421.0	60441.0	1	0	0
chb13	chb13_19.edf	245760	60431.0	60451.0	1	0	0
chb13	chb13_19.edf	248320	60441.0	60461.0	1	0	0
chb13	chb13_19.edf	250880	60451.0	60471.0	1	0	0
chb13	chb13_19.edf	253440	60461.0	60481.0	1	0	0
chb13	chb13_19.edf	256000	60471.0	60491.0	1	0	0
chb13	chb13_19.edf	258560	60481.0	60501.0	1	0	0
chb13	chb13_19.edf	261120	60491.0	60511.0	1	0	0
chb13	chb13_19.edf	263680	60501.0	60521.0	1	0	0
chb13	chb13_19.edf	266240	60511.0	60531.0	1	0	0
chb13	chb13_19.edf	268800	60521.0	60541.0	1	0	0
chb13	chb13_19.edf	271360	60531.0	60551.0	1	0	0
chb13	chb13_19.edf	273920	60541.0	60561.0	1	0	0
chb13	chb13_19.edf	276480	60551.0	60571.0	1	0	0
chb13	chb13_19.edf	279040	60561.0	60581.0	1	0	0
chb13	chb13_19.edf	281600	60571.0	60591.0	1	0	0
chb13	chb13_19.edf	284160	60581.0	60601.0	1	0	0
chb13	chb13_19.edf	286720	60591.0	60611.0	1	0	0
chb13	chb13_19.edf	289280	60601.0	60621.0	1	0	0
chb13	chb13_19.edf	291840	60611.0	60631.0	1	0	0
chb13	chb13_19.edf	294400	60621.0	60641.0	1	0	0
chb13	chb13_19.edf	296960	60631.0	60651.0	1	0	0
chb13	chb13_19.edf	299520	60641.0	60661.0	1	0	0
chb13	chb13_19.edf	302080	60651.0	60671.0	1	0	0
chb13	chb13_19.edf	304640	60661.0	60681.0	1	0	0
chb13	chb13_19.edf	307200	60671.0	60691.0	1	0	0
chb13	chb13_19.edf	309760	60681.0	60701.0	1	0	0
chb13	chb13_19.edf	312320	60691.0	60711.0	1	0	0
chb13	chb13_19.edf	314880	60701.0	60721.0	1	0	0
chb13	chb13_19.edf	317440	60711.0	60731.0	1	0	0
chb13	chb13_19.edf	320000	60721.0	60741.0	1	0	0
chb13	chb13_19.edf	322560	60731.0	60751.0	1	0	0
chb13	chb13_19.edf	325120	60741.0	60761.0	1	0	0
chb13	chb13_19.edf	327680	60751.0	60771.0	1	0	0
chb13	chb13_19.edf	330240	60761.0	60781.0	1	0	0
chb13	chb13_19.edf	332800	60771.0	60791.0	1	0	0
chb13	chb13_19.edf	335360	60781.0	60801.0	1	0	0
chb13	chb13_19.edf	337920	60791.0	60811.0	1	0	0
chb13	chb13_19.edf	340480	60801.0	60821.0	1	0	0
chb13	chb13_19.edf	343040	60811.0	60831.0	1	0	0
chb13	chb13_19.edf	345600	60821.0	60841.0	1	0	0
chb13	chb13_19.edf	348160	60831.0	60851.0	1	0	0
chb13	chb13_19.edf	350720	60841.0	60861.0	1	0	0
chb13	chb13_19.edf	353280	60851.0	60871.0	1	0	0
chb13	chb13_19.edf	355840	60861.0	60881.0	1	0	0
chb13	chb13_19.edf	358400	60871.0	60891.0	1	0	0
chb13	chb13_19.edf	360960	60881.0	60901.0	1	0	0
chb13	chb13_19.edf	363520	60891.0	60911.0	1	0	0
chb13	chb13_19.edf	366080	60901.0	60921.0	1	0	0
chb13	chb13_19.edf	368640	60911.0	60931.0	1	0	0
chb13	chb13_19.edf	371200	60921.0	60941.0	1	0	0
chb13	chb13_19.edf	373760	60931.0	60951.0	1	0	0
chb13	chb13_19.edf	376320	60941.0	60961.0	1	0	0
chb13	chb13_19.edf	378880	60951.0	60971.0	1	0	0
chb13	chb13_19.edf	381440	60961.0	60981.0	1	0	0
chb13	chb13_19.edf	384000	60971.0	60991.0	1	0	0
chb13	chb13_19.edf	386560	60981.0	61001.0	1	0	0
chb13	chb13_19.edf	389120	60991.0	61011.0	1	0	0
chb13	chb13_19.edf	391680	61001.0	61021.0	1	0	0
chb13	chb13_19.edf	394240	61011.0	61031.0	1	0	0
chb13	chb13_19.edf	396800	61021.0	61041.0	1	0	0
chb13	chb13_19.edf	399360	61031.0	61051.0	1	0	0
chb13	chb13_19.edf	401920	61041.0	61061.0	1	0	0
chb13	chb13_19.edf	404480	61051.0	61071.0	1	0	0
chb13	chb13_19.edf	407040	61061.0	61081.0	1	0	0
chb13	chb13_19.edf	409600	61071.0	61091.0	1	0	0
chb13	chb13_19.edf	412160	61081.0	61101.0	1	0	0
chb13	chb13_19.edf	414720	61091.0	61111.0	1	0	0
chb13	chb13_19.edf	417280	61101.0	61121.0	1	0	0
chb13	chb13_19.edf	419840	61111.0	61131.0	1	0	0
chb13	chb13_19.edf	422400	61121.0	61141.0	1	0	0
chb13	chb13_19.edf	424960	61131.0	61151.0	1	0	0
chb13	chb13_19.edf	427520	61141.0	61161.0	1	0	0
chb13	chb13_19.edf	430080	61151.0	61171.0	1	0	0
chb13	chb13_19.edf	432640	61161.0	61181.0	1	0	0
chb13	chb13_19.edf	435200	61171.0	61191.0	1	0	0
chb13	chb13_19.edf	437760	61181.0	61201.0	1	0	0
chb13	chb13_19.edf	440320	61191.0	61211.0	1	0	0
chb13	chb13_19.edf	442880	61201.0	61221.0	1	0	0
chb13	chb13_19.edf	445440	61211.0	61231.0	1	0	0
chb13	chb13_19.edf	448000	61221.0	61241.0	1	0	0
chb13	chb13_30.edf	0	99166.0	99186.0	0	-1
chb13	chb13_30.edf	76800	99466.0	99486.0	0	-1
chb13	chb13_30.edf	153600	99766.0	99786.0	0	-1
chb13	chb13_30.edf	230400	100066.0	100086.0	0	-1
chb13	chb13_30.edf	307200	100366.0	100386.0	0	-1
chb13	chb13_30.edf	384000	100666.0	100686.0	0	-1
chb13	chb13_30.edf	460800	100966.0	100986.0	0	-1
chb13	chb13_30.edf	537600	101266.0	101286.0	0	-1
chb13	chb13_30.edf	614400	101566.0	101586.0	0	-1
chb13	chb13_30.edf	691200	101866.0	101886.0	0	-1
chb13	chb13_30.edf	768000	102166.0	102186.0	0	-1
chb13	chb13_30.edf	844800	102466.0	102486.0	0	-1
chb13	chb13_36.edf	0	120849.0	120869.0	0	-1
chb13	chb13_36.edf	76800	121149.0	121169.0	0	-1
chb13	chb13_36.edf	153600	121449.0	121469.0	0	-1
chb13	chb13_36.edf	230400	121749.0	121769.0	0	-1
chb13	chb13_36.edf	307200	122049.0	122069.0	0	-1
chb13	chb13_36.edf	384000	122349.0	122369.0	0	-1
chb13	chb13_36.edf	460800	122649.0	122669.0	0	-1
chb13	chb13_36.edf	537600	122949.0	122969.0	0	-1
chb13	chb13_36.edf	614400	123249.0	123269.0	0	-1
chb13	chb13_36.edf	691200	123549.0	123569.0	0	-1
chb13	chb13_36.edf	768000	123849.0	123869.0	0	-1
chb13	chb13_36.edf	844800	124149.0	124169.0	0	-1
chb13	chb13_37.edf	0	124456.0	124476.0	0	-1
chb13	chb13_37.edf	76800	124756.0	124776.0	0	-1
chb13	chb13_37.edf	153600	125056.0	125076.0	0	-1
chb13	chb13_37.edf	230400	125356.0	125376.0	0	-1
chb13	chb13_37.edf	307200	125656.0	125676.0	0	-1
chb13	chb13_37.edf	384000	125956.0	125976.0	0	-1
chb13	chb13_37.edf	460800	126256.0	126276.0	0	-1
chb13	chb13_37.edf	537600	126556.0	126576.0	0	-1
chb13	chb13_37.edf	614400	126856.0	126876.0	0	-1
chb13	chb13_37.edf	691200	127156.0	127176.0	0	-1
chb13	chb13_37.edf	768000	127456.0	127476.0	0	-1
chb13	chb13_37.edf	844800	127756.0	127776.0	0	-1
chb13	chb13_38.edf	0	128063.0	128083.0	0	-1
chb13	chb13_38.edf	76800	128363.0	128383.0	0	-1
chb13	chb13_38.edf	153600	128663.0	128683.0	0	-1
chb13	chb13_38.edf	230400	128963.0	128983.0	0	-1
chb13	chb13_38.edf	307200	129263.0	129283.0	0	-1
chb13	chb13_38.edf	384000	129563.0	129583.0	0	-1
chb13	chb13_38.edf	460800	129863.0	129883.0	0	-1
chb13	chb13_38.edf	537600	130163.0	130183.0	0	-1
chb13	chb13_38.edf	614400	130463.0	130483.0	0	-1
chb13	chb13_38.edf	691200	130763.0	130783.0	0	-1
chb13	chb13_38.edf	768000	131063.0	131083.0	0	-1
chb13	chb13_38.edf	844800	131363.0	131383.0	0	-1
chb13	chb13_39.edf	0	131670.0	131690.0	0	-1
chb13	chb13_39.edf	76800	131970.0	131990.0	0	-1
chb13	chb13_39.edf	153600	132270.0	132290.0	0	-1
chb13	chb13_39.edf	230400	132570.0	132590.0	0	-1
chb13	chb13_39.edf	307200	132870.0	132890.0	0	-1
chb13	chb13_39.edf	384000	133170.0	133190.0	0	-1
chb13	chb13_39.edf	460800	133470.0	133490.0	0	-1
chb13	chb13_39.edf	463360	133480.0	133500.0	0	-1
chb13	chb13_39.edf	465920	133490.0	133510.0	0	-1
chb13	chb13_39.edf	468480	133500.0	133520.0	0	-1
chb13	chb13_39.edf	471040	133510.0	133530.0	0	-1
chb13	chb13_39.edf	473600	133520.0	133540.0	0	-1
chb13	chb13_39.edf	476160	133530.0	133550.0	0	-1
chb13	chb13_39.edf	478720	133540.0	133560.0	0	-1
chb13	chb13_39.edf	481280	133550.0	133570.0	0	-1
chb13	chb13_39.edf	483840	133560.0	133580.0	0	-1
chb13	chb13_39.edf	486400	133570.0	133590.0	0	-1
chb13	chb13_39.edf	488960	133580.0	133600.0	0	-1
chb13	chb13_39.edf	491520	133590.0	133610.0	0	-1
chb13	chb13_39.edf	499200	133620.0	133640.0	1	2	2
chb13	chb13_39.edf	501760	133630.0	133650.0	1	2	2
chb13	chb13_39.edf	504320	133640.0	133660.0	1	2	2
chb13	chb13_39.edf	506880	133650.0	133670.0	1	2	2
chb13	chb13_39.edf	509440	133660.0	133680.0	1	2	2
chb13	chb13_39.edf	512000	133670.0	133690.0	1	2	2
chb13	chb13_39.edf	514560	133680.0	133700.0	1	2	2
chb13	chb13_39.edf	517120	133690.0	133710.0	1	2	2
chb13	chb13_39.edf	519680	133700.0	133720.0	1	2	2
chb13	chb13_39.edf	522240	133710.0	133730.0	1	2	2
chb13	chb13_39.edf	524800	133720.0	133740.0	1	2	2
chb13	chb13_39.edf	527360	133730.0	133750.0	1	2	2
chb13	chb13_39.edf	529920	133740.0	133760.0	1	2	2
chb13	chb13_39.edf	532480	133750.0	133770.0	1	2	2
chb13	chb13_39.edf	535040	133760.0	133780.0	1	2	2
chb13	chb13_39.edf	537600	133770.0	133790.0	1	2	2
chb13	chb13_39.edf	540160	133780.0	133800.0	1	2	2
chb13	chb13_39.edf	542720	133790.0	133810.0	1	2	2
chb13	chb13_39.edf	545280	133800.0	133820.0	1	2	2
chb13	chb13_39.edf	547840	133810.0	133830.0	1	2	2
chb13	chb13_39.edf	550400	133820.0	133840.0	1	2	2
chb13	chb13_39.edf	552960	133830.0	133850.0	1	2	2
chb13	chb13_39.edf	555520	133840.0	133860.0	1	2	2
chb13	chb13_39.edf	558080	133850.0	133870.0	1	2	2
chb13	chb13_39.edf	560640	133860.0	133880.0	1	2	2
chb13	chb13_39.edf	563200	133870.0	133890.0	1	2	2
chb13	chb13_39.edf	565760	133880.0	133900.0	1	2	2
chb13	chb13_39.edf	568320	133890.0	133910.0	1	2	2
chb13	chb13_39.edf	570880	133900.0	133920.0	1	2	2
chb13	chb13_39.edf	573440	133910.0	133930.0	1	2	2
chb13	chb13_39.edf	576000	133920.0	133940.0	1	2	2
chb13	chb13_39.edf	578560	133930.0	133950.0	1	2	2
chb13	chb13_39.edf	581120	133940.0	133960.0	1	2	2
chb13	chb13_39.edf	583680	133950.0	133970.0	1	2	2
chb13	chb13_39.edf	586240	133960.0	133980.0	1	2	2
chb13	chb13_39.edf	588800	133970.0	133990.0	1	2	2
chb13	chb13_39.edf	591360	133980.0	134000.0	1	2	2
chb13	chb13_39.edf	599040	134010.0	134030.0	1	2	2;3
chb13	chb13_39.edf	601600	134020.0	134040.0	1	2	2;3
chb13	chb13_39.edf	604160	134030.0	134050.0	1	2	2;3
chb13	chb13_39.edf	606720	134040.0	134060.0	1	2	2;3
chb13	chb13_39.edf	609280	134050.0	134070.0	1	2	2;3
chb13	chb13_39.edf	611840	134060.0	134080.0	1	2	2;3
chb13	chb13_39.edf	614400	134070.0	134090.0	1	2	2;3
chb13	chb13_39.edf	616960	134080.0	134100.0	1	2	2;3
chb13	chb13_39.edf	619520	134090.0	134110.0	1	2	2;3
chb13	chb13_39.edf	622080	134100.0	134120.0	1	2	2;3
chb13	chb13_39.edf	624640	134110.0	134130.0	1	2	2;3
chb13	chb13_39.edf	627200	134120.0	134140.0	1	2	2;3
chb13	chb13_39.edf	629760	134130.0	134150.0	1	2	2;3
chb13	chb13_39.edf	632320	134140.0	134160.0	1	2	2;3
chb13	chb13_39.edf	634880	134150.0	134170.0	1	2	2;3
chb13	chb13_39.edf	637440	134160.0	134180.0	1	2	2;3
chb13	chb13_39.edf	640000	134170.0	134190.0	1	2	2;3
chb13	chb13_39.edf	642560	134180.0	134200.0	1	2	2;3
chb13	chb13_39.edf	645120	134190.0	134210.0	1	2	2;3
chb13	chb13_39.edf	647680	134200.0	134220.0	1	2	2;3
chb13	chb13_39.edf	650240	134210.0	134230.0	1	2	2;3
chb13	chb13_39.edf	652800	134220.0	134240.0	1	2	2;3
chb13	chb13_39.edf	655360	134230.0	134250.0	1	2	2;3
chb13	chb13_39.edf	657920	134240.0	134260.0	1	2	2;3
chb13	chb13_39.edf	660480	134250.0	134270.0	1	2	2;3
chb13	chb13_39.edf	663040	134260.0	134280.0	1	2	2;3
chb13	chb13_39.edf	665600	134270.0	134290.0	1	2	2;3
chb13	chb13_39.edf	668160	134280.0	134300.0	1	2	2;3
chb13	chb13_39.edf	670720	134290.0	134310.0	1	2	2;3
chb13	chb13_39.edf	673280	134300.0	134320.0	1	2	2;3
chb13	chb13_39.edf	675840	134310.0	134330.0	1	2	2;3
chb13	chb13_39.edf	678400	134320.0	134340.0	1	2	2;3
chb13	chb13_39.edf	680960	134330.0	134350.0	1	2	2;3
chb13	chb13_39.edf	683520	134340.0	134360.0	1	2	2;3
chb13	chb13_39.edf	686080	134350.0	134370.0	1	2	2;3
chb13	chb13_39.edf	688640	134360.0	134380.0	1	2	2;3
chb13	chb13_39.edf	691200	134370.0	134390.0	1	2	2;3
chb13	chb13_39.edf	693760	134380.0	134400.0	1	2	2;3
chb13	chb13_39.edf	696320	134390.0	134410.0	1	2	2;3
chb13	chb13_39.edf	698880	134400.0	134420.0	1	2	2;3
chb13	chb13_39.edf	701440	134410.0	134430.0	1	2	2;3
chb13	chb13_39.edf	704000	134420.0	134440.0	1	2	2;3
chb13	chb13_39.edf	706560	134430.0	134450.0	1	2	2;3
chb13	chb13_39.edf	709120	134440.0	134460.0	1	2	2;3
chb13	chb13_39.edf	711680	134450.0	134470.0	1	2	2;3
chb13	chb13_39.edf	714240	134460.0	134480.0	1	2	2;3
chb13	chb13_39.edf	716800	134470.0	134490.0	1	2	2;3
chb13	chb13_39.edf	719360	134480.0	134500.0	1	2	2;3
chb13	chb13_39.edf	721920	134490.0	134510.0	1	2	2;3
chb13	chb13_39.edf	724480	134500.0	134520.0	1	2	2;3
chb13	chb13_39.edf	727040	134510.0	134530.0	1	2	2;3
chb13	chb13_39.edf	729600	134520.0	134540.0	1	2	2;3
chb13	chb13_39.edf	732160	134530.0	134550.0	1	2	2;3
chb13	chb13_39.edf	734720	134540.0	134560.0	1	2	2;3
chb13	chb13_39.edf	737280	134550.0	134570.0	1	2	2;3
chb13	chb13_39.edf	739840	134560.0	134580.0	1	2	2;3
chb13	chb13_39.edf	742400	134570.0	134590.0	1	2	2;3
chb13	chb13_39.edf	744960	134580.0	134600.0	1	2	2;3
chb13	chb13_39.edf	747520	134590.0	134610.0	1	2	2;3
chb13	chb13_39.edf	750080	134600.0	134620.0	1	2	2;3
chb13	chb13_39.edf	752640	134610.0	134630.0	1	2	2;3
chb13	chb13_39.edf	755200	134620.0	134640.0	1	2	2;3
chb13	chb13_39.edf	757760	134630.0	134650.0	1	2	2;3
chb13	chb13_39.edf	760320	134640.0	134660.0	1	2	2;3
chb13	chb13_39.edf	762880	134650.0	134670.0	1	2	2;3
chb13	chb13_39.edf	765440	134660.0	134680.0	1	2	2;3
chb13	chb13_39.edf	768000	134670.0	134690.0	1	2	2;3
chb13	chb13_39.edf	770560	134680.0	134700.0	1	2	2;3
chb13	chb13_39.edf	773120	134690.0	134710.0	1	2	2;3
chb13	chb13_39.edf	775680	134700.0	134720.0	1	2	2;3
chb13	chb13_39.edf	778240	134710.0	134730.0	1	2	2;3
chb13	chb13_39.edf	780800	134720.0	134740.0	1	2	2;3
chb13	chb13_39.edf	783360	134730.0	134750.0	1	2	2;3
chb13	chb13_39.edf	785920	134740.0	134760.0	1	2	2;3
chb13	chb13_39.edf	788480	134750.0	134770.0	1	2	2;3
chb13	chb13_39.edf	791040	134760.0	134780.0	1	2	2;3
chb13	chb13_39.edf	793600	134770.0	134790.0	1	2	2;3
chb13	chb13_39.edf	796160	134780.0	134800.0	1	2	2;3
chb13	chb13_39.edf	798720	134790.0	134810.0	1	2	2;3
chb13	chb13_39.edf	801280	134800.0	134820.0	1	2	2;3
chb13	chb13_39.edf	803840	134810.0	134830.0	1	2	2;3
chb13	chb13_39.edf	806400	134820.0	134840.0	1	2	2;3
chb13	chb13_39.edf	808960	134830.0	134850.0	1	2	2;3
chb13	chb13_39.edf	811520	134840.0	134860.0	1	2	2;3
chb13	chb13_39.edf	814080	134850.0	134870.0	1	2	2;3
chb13	chb13_39.edf	816640	134860.0	134880.0	1	2	2;3
chb13	chb13_39.edf	819200	134870.0	134890.0	1	2	2;3
chb13	chb13_39.edf	821760	134880.0	134900.0	1	2	2;3
chb13	chb13_39.edf	824320	134890.0	134910.0	1	2	2;3
chb13	chb13_39.edf	826880	134900.0	134920.0	1	2	2;3
chb13	chb13_39.edf	829440	134910.0	134930.0	1	2	2;3
chb13	chb13_39.edf	832000	134920.0	134940.0	1	2	2;3
chb13	chb13_39.edf	834560	134930.0	134950.0	1	2	2;3
chb13	chb13_39.edf	837120	134940.0	134960.0	1	2	2;3
chb13	chb13_39.edf	839680	134950.0	134970.0	1	2	2;3
chb13	chb13_39.edf	842240	134960.0	134980.0	1	2	2;3
chb13	chb13_39.edf	844800	134970.0	134990.0	1	2	2;3
chb13	chb13_39.edf	847360	134980.0	135000.0	1	2	2;3
chb13	chb13_39.edf	849920	134990.0	135010.0	1	2	2;3
chb13	chb13_39.edf	852480	135000.0	135020.0	1	2	2;3
chb13	chb13_39.edf	855040	135010.0	135030.0	1	2	2;3
chb13	chb13_39.edf	857600	135020.0	135040.0	1	2	2;3
chb13	chb13_39.edf	860160	135030.0	135050.0	1	2	2;3
chb13	chb13_39.edf	862720	135040.0	135060.0	1	2	2;3
chb13	chb13_39.edf	865280	135050.0	135070.0	1	2	2;3
chb13	chb13_39.edf	867840	135060.0	135080.0	1	2	2;3
chb13	chb13_39.edf	870400	135070.0	135090.0	1	2	2;3
chb13	chb13_39.edf	872960	135080.0	135100.0	1	2	2;3
chb13	chb13_39.edf	875520	135090.0	135110.0	1	2	2;3
chb13	chb13_47.edf	0	160523.0	160543.0	0	-1
chb13	chb13_47.edf	76800	160823.0	160843.0	0	-1
chb13	chb13_47.edf	153600	161123.0	161143.0	0	-1
chb13	chb13_47.edf	230400	161423.0	161443.0	0	-1
chb13	chb13_47.edf	307200	161723.0	161743.0	0	-1
chb13	chb13_47.edf	384000	162023.0	162043.0	0	-1
chb13	chb13_47.edf	460800	162323.0	162343.0	0	-1
chb13	chb13_47.edf	537600	162623.0	162643.0	0	-1
chb13	chb13_47.edf	614400	162923.0	162943.0	0	-1
chb13	chb13_47.edf	691200	163223.0	163243.0	0	-1
chb13	chb13_47.edf	768000	163523.0	163543.0	0	-1
chb13	chb13_47.edf	844800	163823.0	163843.0	0	-1
chb13	chb13_55.edf	0	189413.0	189433.0	1	4	4
chb13	chb13_55.edf	2560	189423.0	189443.0	1	4	4
chb13	chb13_55.edf	5120	189433.0	189453.0	1	4	4
chb13	chb13_55.edf	7680	189443.0	189463.0	1	4	4
chb13	chb13_55.edf	10240	189453.0	189473.0	1	4	4
chb13	chb13_55.edf	12800	189463.0	189483.0	1	4	4
chb13	chb13_55.edf	15360	189473.0	189493.0	1	4	4
chb13	chb13_55.edf	17920	189483.0	189503.0	1	4	4
chb13	chb13_55.edf	20480	189493.0	189513.0	1	4	4
chb13	chb13_55.edf	23040	189503.0	189523.0	1	4	4
chb13	chb13_55.edf	25600	189513.0	189533.0	1	4	4
chb13	chb13_55.edf	28160	189523.0	189543.0	1	4	4
chb13	chb13_55.edf	30720	189533.0	189553.0	1	4	4
chb13	chb13_55.edf	33280	189543.0	189563.0	1	4	4
