## Supplementary material for "Same pipelines, different answers: how evaluation design shapes EEG seizure prediction": Reproducibility archive (code, manifests and predictions): chb14_candidates.csv

case	file	start_sample	start_s	end_s	label	event_id	event_ids
chb14	chb14_01.edf	0	0.0	20.0	0	-1
chb14	chb14_01.edf	76800	300.0	320.0	0	-1
chb14	chb14_01.edf	153600	600.0	620.0	0	-1
chb14	chb14_01.edf	230400	900.0	920.0	0	-1
chb14	chb14_01.edf	307200	1200.0	1220.0	0	-1
chb14	chb14_01.edf	384000	1500.0	1520.0	0	-1
chb14	chb14_01.edf	460800	1800.0	1820.0	0	-1
chb14	chb14_01.edf	537600	2100.0	2120.0	0	-1
chb14	chb14_01.edf	614400	2400.0	2420.0	0	-1
chb14	chb14_01.edf	691200	2700.0	2720.0	0	-1
chb14	chb14_01.edf	768000	3000.0	3020.0	0	-1
chb14	chb14_01.edf	844800	3300.0	3320.0	0	-1
chb14	chb14_02.edf	0	3603.0	3623.0	0	-1
chb14	chb14_02.edf	76800	3903.0	3923.0	0	-1
chb14	chb14_02.edf	153600	4203.0	4223.0	0	-1
chb14	chb14_02.edf	230400	4503.0	4523.0	0	-1
chb14	chb14_02.edf	307200	4803.0	4823.0	0	-1
chb14	chb14_02.edf	384000	5103.0	5123.0	0	-1
chb14	chb14_02.edf	460800	5403.0	5423.0	0	-1
chb14	chb14_02.edf	537600	5703.0	5723.0	0	-1
chb14	chb14_02.edf	614400	6003.0	6023.0	0	-1
chb14	chb14_02.edf	691200	6303.0	6323.0	0	-1
chb14	chb14_02.edf	768000	6603.0	6623.0	0	-1
chb14	chb14_02.edf	844800	6903.0	6923.0	0	-1
chb14	chb14_03.edf	0	7210.0	7230.0	0	-1
chb14	chb14_03.edf	2560	7220.0	7240.0	0	-1
chb14	chb14_03.edf	5120	7230.0	7250.0	0	-1
chb14	chb14_03.edf	7680	7240.0	7260.0	0	-1
chb14	chb14_03.edf	10240	7250.0	7270.0	0	-1
chb14	chb14_03.edf	12800	7260.0	7280.0	0	-1
chb14	chb14_03.edf	15360	7270.0	7290.0	0	-1
chb14	chb14_03.edf	17920	7280.0	7300.0	0	-1
chb14	chb14_03.edf	20480	7290.0	7310.0	0	-1
chb14	chb14_03.edf	23040	7300.0	7320.0	0	-1
chb14	chb14_03.edf	25600	7310.0	7330.0	0	-1
chb14	chb14_03.edf	28160	7320.0	7340.0	0	-1
chb14	chb14_03.edf	30720	7330.0	7350.0	0	-1
chb14	chb14_03.edf	33280	7340.0	7360.0	0	-1
chb14	chb14_03.edf	35840	7350.0	7370.0	0	-1
chb14	chb14_03.edf	38400	7360.0	7380.0	0	-1
chb14	chb14_03.edf	40960	7370.0	7390.0	0	-1
chb14	chb14_03.edf	48640	7400.0	7420.0	1	0	0
chb14	chb14_03.edf	51200	7410.0	7430.0	1	0	0
chb14	chb14_03.edf	53760	7420.0	7440.0	1	0	0
chb14	chb14_03.edf	56320	7430.0	7450.0	1	0	0
chb14	chb14_03.edf	58880	7440.0	7460.0	1	0	0
chb14	chb14_03.edf	61440	7450.0	7470.0	1	0	0
chb14	chb14_03.edf	64000	7460.0	7480.0	1	0	0
chb14	chb14_03.edf	66560	7470.0	7490.0	1	0	0
chb14	chb14_03.edf	69120	7480.0	7500.0	1	0	0
chb14	chb14_03.edf	71680	7490.0	7510.0	1	0	0
chb14	chb14_03.edf	74240	7500.0	7520.0	1	0	0
chb14	chb14_03.edf	76800	7510.0	7530.0	1	0	0
chb14	chb14_03.edf	79360	7520.0	7540.0	1	0	0
chb14	chb14_03.edf	81920	7530.0	7550.0	1	0	0
chb14	chb14_03.edf	84480	7540.0	7560.0	1	0	0
chb14	chb14_03.edf	87040	7550.0	7570.0	1	0	0
chb14	chb14_03.edf	89600	7560.0	7580.0	1	0	0
chb14	chb14_03.edf	92160	7570.0	7590.0	1	0	0
chb14	chb14_03.edf	94720	7580.0	7600.0	1	0	0
chb14	chb14_03.edf	97280	7590.0	7610.0	1	0	0
chb14	chb14_03.edf	99840	7600.0	7620.0	1	0	0
chb14	chb14_03.edf	102400	7610.0	7630.0	1	0	0
chb14	chb14_03.edf	104960	7620.0	7640.0	1	0	0
chb14	chb14_03.edf	107520	7630.0	7650.0	1	0	0
chb14	chb14_03.edf	110080	7640.0	7660.0	1	0	0
chb14	chb14_03.edf	112640	7650.0	7670.0	1	0	0
chb14	chb14_03.edf	115200	7660.0	7680.0	1	0	0
chb14	chb14_03.edf	117760	7670.0	7690.0	1	0	0
chb14	chb14_03.edf	120320	7680.0	7700.0	1	0	0
chb14	chb14_03.edf	122880	7690.0	7710.0	1	0	0
chb14	chb14_03.edf	125440	7700.0	7720.0	1	0	0
chb14	chb14_03.edf	128000	7710.0	7730.0	1	0	0
chb14	chb14_03.edf	130560	7720.0	7740.0	1	0	0
chb14	chb14_03.edf	133120	7730.0	7750.0	1	0	0
chb14	chb14_03.edf	135680	7740.0	7760.0	1	0	0
chb14	chb14_03.edf	138240	7750.0	7770.0	1	0	0
chb14	chb14_03.edf	140800	7760.0	7780.0	1	0	0
chb14	chb14_03.edf	143360	7770.0	7790.0	1	0	0
chb14	chb14_03.edf	145920	7780.0	7800.0	1	0	0
chb14	chb14_03.edf	148480	7790.0	7810.0	1	0	0
chb14	chb14_03.edf	151040	7800.0	7820.0	1	0	0
chb14	chb14_03.edf	153600	7810.0	7830.0	1	0	0
chb14	chb14_03.edf	156160	7820.0	7840.0	1	0	0
chb14	chb14_03.edf	158720	7830.0	7850.0	1	0	0
chb14	chb14_03.edf	161280	7840.0	7860.0	1	0	0
chb14	chb14_03.edf	163840	7850.0	7870.0	1	0	0
chb14	chb14_03.edf	166400	7860.0	7880.0	1	0	0
chb14	chb14_03.edf	168960	7870.0	7890.0	1	0	0
chb14	chb14_03.edf	171520	7880.0	7900.0	1	0	0
chb14	chb14_03.edf	174080	7890.0	7910.0	1	0	0
chb14	chb14_03.edf	176640	7900.0	7920.0	1	0	0
chb14	chb14_03.edf	179200	7910.0	7930.0	1	0	0
chb14	chb14_03.edf	181760	7920.0	7940.0	1	0	0
chb14	chb14_03.edf	184320	7930.0	7950.0	1	0	0
chb14	chb14_03.edf	186880	7940.0	7960.0	1	0	0
chb14	chb14_03.edf	189440	7950.0	7970.0	1	0	0
chb14	chb14_03.edf	192000	7960.0	7980.0	1	0	0
chb14	chb14_03.edf	194560	7970.0	7990.0	1	0	0
chb14	chb14_03.edf	197120	7980.0	8000.0	1	0	0
chb14	chb14_03.edf	199680	7990.0	8010.0	1	0	0
chb14	chb14_03.edf	202240	8000.0	8020.0	1	0	0
chb14	chb14_03.edf	204800	8010.0	8030.0	1	0	0
chb14	chb14_03.edf	207360	8020.0	8040.0	1	0	0
chb14	chb14_03.edf	209920	8030.0	8050.0	1	0	0
chb14	chb14_03.edf	212480	8040.0	8060.0	1	0	0
chb14	chb14_03.edf	215040	8050.0	8070.0	1	0	0
chb14	chb14_03.edf	217600	8060.0	8080.0	1	0	0
chb14	chb14_03.edf	220160	8070.0	8090.0	1	0	0
chb14	chb14_03.edf	222720	8080.0	8100.0	1	0	0
chb14	chb14_03.edf	225280	8090.0	8110.0	1	0	0
chb14	chb14_03.edf	227840	8100.0	8120.0	1	0	0
chb14	chb14_03.edf	230400	8110.0	8130.0	1	0	0
chb14	chb14_03.edf	232960	8120.0	8140.0	1	0	0
chb14	chb14_03.edf	235520	8130.0	8150.0	1	0	0
chb14	chb14_03.edf	238080	8140.0	8160.0	1	0	0
chb14	chb14_03.edf	240640	8150.0	8170.0	1	0	0
chb14	chb14_03.edf	243200	8160.0	8180.0	1	0	0
chb14	chb14_03.edf	245760	8170.0	8190.0	1	0	0
chb14	chb14_03.edf	248320	8180.0	8200.0	1	0	0
chb14	chb14_03.edf	250880	8190.0	8210.0	1	0	0
chb14	chb14_03.edf	253440	8200.0	8220.0	1	0	0
chb14	chb14_03.edf	256000	8210.0	8230.0	1	0	0
chb14	chb14_03.edf	258560	8220.0	8240.0	1	0	0
chb14	chb14_03.edf	261120	8230.0	8250.0	1	0	0
chb14	chb14_03.edf	263680	8240.0	8260.0	1	0	0
chb14	chb14_03.edf	266240	8250.0	8270.0	1	0	0
chb14	chb14_03.edf	268800	8260.0	8280.0	1	0	0
chb14	chb14_03.edf	271360	8270.0	8290.0	1	0	0
chb14	chb14_03.edf	273920	8280.0	8300.0	1	0	0
chb14	chb14_03.edf	276480	8290.0	8310.0	1	0	0
chb14	chb14_03.edf	279040	8300.0	8320.0	1	0	0
chb14	chb14_03.edf	281600	8310.0	8330.0	1	0	0
chb14	chb14_03.edf	284160	8320.0	8340.0	1	0	0
chb14	chb14_03.edf	286720	8330.0	8350.0	1	0	0
chb14	chb14_03.edf	289280	8340.0	8360.0	1	0	0
chb14	chb14_03.edf	291840	8350.0	8370.0	1	0	0
chb14	chb14_03.edf	294400	8360.0	8380.0	1	0	0
chb14	chb14_03.edf	296960	8370.0	8390.0	1	0	0
chb14	chb14_03.edf	299520	8380.0	8400.0	1	0	0
chb14	chb14_03.edf	302080	8390.0	8410.0	1	0	0
chb14	chb14_03.edf	304640	8400.0	8420.0	1	0	0
chb14	chb14_03.edf	307200	8410.0	8430.0	1	0	0
chb14	chb14_03.edf	309760	8420.0	8440.0	1	0	0
chb14	chb14_03.edf	312320	8430.0	8450.0	1	0	0
chb14	chb14_03.edf	314880	8440.0	8460.0	1	0	0
chb14	chb14_03.edf	317440	8450.0	8470.0	1	0	0
chb14	chb14_03.edf	320000	8460.0	8480.0	1	0	0
chb14	chb14_03.edf	322560	8470.0	8490.0	1	0	0
chb14	chb14_03.edf	325120	8480.0	8500.0	1	0	0
chb14	chb14_03.edf	327680	8490.0	8510.0	1	0	0
chb14	chb14_03.edf	330240	8500.0	8520.0	1	0	0
chb14	chb14_03.edf	332800	8510.0	8530.0	1	0	0
chb14	chb14_03.edf	335360	8520.0	8540.0	1	0	0
chb14	chb14_03.edf	337920	8530.0	8550.0	1	0	0
chb14	chb14_03.edf	340480	8540.0	8560.0	1	0	0
chb14	chb14_03.edf	343040	8550.0	8570.0	1	0	0
chb14	chb14_03.edf	345600	8560.0	8580.0	1	0	0
chb14	chb14_03.edf	348160	8570.0	8590.0	1	0	0
chb14	chb14_03.edf	350720	8580.0	8600.0	1	0	0
chb14	chb14_03.edf	353280	8590.0	8610.0	1	0	0
chb14	chb14_03.edf	355840	8600.0	8620.0	1	0	0
chb14	chb14_03.edf	358400	8610.0	8630.0	1	0	0
chb14	chb14_03.edf	360960	8620.0	8640.0	1	0	0
chb14	chb14_03.edf	363520	8630.0	8650.0	1	0	0
chb14	chb14_03.edf	366080	8640.0	8660.0	1	0	0
chb14	chb14_03.edf	368640	8650.0	8670.0	1	0	0
chb14	chb14_03.edf	371200	8660.0	8680.0	1	0	0
chb14	chb14_03.edf	373760	8670.0	8690.0	1	0	0
chb14	chb14_03.edf	376320	8680.0	8700.0	1	0	0
chb14	chb14_03.edf	378880	8690.0	8710.0	1	0	0
chb14	chb14_03.edf	381440	8700.0	8720.0	1	0	0
chb14	chb14_03.edf	384000	8710.0	8730.0	1	0	0
chb14	chb14_03.edf	386560	8720.0	8740.0	1	0	0
chb14	chb14_03.edf	389120	8730.0	8750.0	1	0	0
chb14	chb14_03.edf	391680	8740.0	8760.0	1	0	0
chb14	chb14_03.edf	394240	8750.0	8770.0	1	0	0
chb14	chb14_03.edf	396800	8760.0	8780.0	1	0	0
chb14	chb14_03.edf	399360	8770.0	8790.0	1	0	0
chb14	chb14_03.edf	401920	8780.0	8800.0	1	0	0
chb14	chb14_03.edf	404480	8790.0	8810.0	1	0	0
chb14	chb14_03.edf	407040	8800.0	8820.0	1	0	0
chb14	chb14_03.edf	409600	8810.0	8830.0	1	0	0
chb14	chb14_03.edf	412160	8820.0	8840.0	1	0	0
chb14	chb14_03.edf	414720	8830.0	8850.0	1	0	0
chb14	chb14_03.edf	417280	8840.0	8860.0	1	0	0
chb14	chb14_03.edf	419840	8850.0	8870.0	1	0	0
chb14	chb14_03.edf	422400	8860.0	8880.0	1	0	0
chb14	chb14_03.edf	424960	8870.0	8890.0	1	0	0
chb14	chb14_11.edf	0	36065.0	36085.0	0	-1
chb14	chb14_11.edf	2560	36075.0	36095.0	0	-1
chb14	chb14_11.edf	10240	36105.0	36125.0	1	4	4
chb14	chb14_11.edf	12800	36115.0	36135.0	1	4	4
chb14	chb14_11.edf	15360	36125.0	36145.0	1	4	4
chb14	chb14_11.edf	17920	36135.0	36155.0	1	4	4
chb14	chb14_11.edf	20480	36145.0	36165.0	1	4	4
chb14	chb14_11.edf	23040	36155.0	36175.0	1	4	4
chb14	chb14_11.edf	25600	36165.0	36185.0	1	4	4
chb14	chb14_11.edf	28160	36175.0	36195.0	1	4	4
chb14	chb14_11.edf	30720	36185.0	36205.0	1	4	4
chb14	chb14_11.edf	33280	36195.0	36215.0	1	4	4
chb14	chb14_11.edf	35840	36205.0	36225.0	1	4	4
chb14	chb14_11.edf	38400	36215.0	36235.0	1	4	4
chb14	chb14_11.edf	40960	36225.0	36245.0	1	4	4
chb14	chb14_11.edf	43520	36235.0	36255.0	1	4	4
chb14	chb14_11.edf	46080	36245.0	36265.0	1	4	4
chb14	chb14_11.edf	48640	36255.0	36275.0	1	4	4
chb14	chb14_11.edf	51200	36265.0	36285.0	1	4	4
chb14	chb14_11.edf	53760	36275.0	36295.0	1	4	4
chb14	chb14_11.edf	56320	36285.0	36305.0	1	4	4
chb14	chb14_11.edf	58880	36295.0	36315.0	1	4	4
chb14	chb14_11.edf	61440	36305.0	36325.0	1	4	4
chb14	chb14_11.edf	64000	36315.0	36335.0	1	4	4
chb14	chb14_11.edf	66560	36325.0	36345.0	1	4	4
chb14	chb14_11.edf	69120	36335.0	36355.0	1	4	4
chb14	chb14_11.edf	71680	36345.0	36365.0	1	4	4
chb14	chb14_11.edf	74240	36355.0	36375.0	1	4	4
chb14	chb14_11.edf	76800	36365.0	36385.0	1	4	4
chb14	chb14_11.edf	79360	36375.0	36395.0	1	4	4
chb14	chb14_11.edf	81920	36385.0	36405.0	1	4	4
chb14	chb14_11.edf	84480	36395.0	36415.0	1	4	4
chb14	chb14_11.edf	87040	36405.0	36425.0	1	4	4
chb14	chb14_11.edf	89600	36415.0	36435.0	1	4	4
chb14	chb14_11.edf	92160	36425.0	36445.0	1	4	4
chb14	chb14_11.edf	94720	36435.0	36455.0	1	4	4
chb14	chb14_11.edf	97280	36445.0	36465.0	1	4	4
chb14	chb14_11.edf	99840	36455.0	36475.0	1	4	4
chb14	chb14_11.edf	102400	36465.0	36485.0	1	4	4
chb14	chb14_11.edf	104960	36475.0	36495.0	1	4	4
chb14	chb14_11.edf	107520	36485.0	36505.0	1	4	4
chb14	chb14_11.edf	110080	36495.0	36515.0	1	4	4
chb14	chb14_11.edf	112640	36505.0	36525.0	1	4	4
chb14	chb14_11.edf	115200	36515.0	36535.0	1	4	4
chb14	chb14_11.edf	117760	36525.0	36545.0	1	4	4
chb14	chb14_11.edf	120320	36535.0	36555.0	1	4	4
chb14	chb14_11.edf	122880	36545.0	36565.0	1	4	4
chb14	chb14_11.edf	125440	36555.0	36575.0	1	4	4
chb14	chb14_11.edf	128000	36565.0	36585.0	1	4	4
chb14	chb14_11.edf	130560	36575.0	36595.0	1	4	4
chb14	chb14_11.edf	133120	36585.0	36605.0	1	4	4
chb14	chb14_11.edf	135680	36595.0	36615.0	1	4	4
chb14	chb14_11.edf	138240	36605.0	36625.0	1	4	4
chb14	chb14_11.edf	140800	36615.0	36635.0	1	4	4
chb14	chb14_11.edf	143360	36625.0	36645.0	1	4	4
chb14	chb14_11.edf	145920	36635.0	36655.0	1	4	4
chb14	chb14_11.edf	148480	36645.0	36665.0	1	4	4
chb14	chb14_11.edf	151040	36655.0	36675.0	1	4	4
chb14	chb14_11.edf	153600	36665.0	36685.0	1	4	4
chb14	chb14_11.edf	156160	36675.0	36695.0	1	4	4
chb14	chb14_11.edf	158720	36685.0	36705.0	1	4	4
chb14	chb14_11.edf	161280	36695.0	36715.0	1	4	4
chb14	chb14_11.edf	163840	36705.0	36725.0	1	4	4
chb14	chb14_11.edf	166400	36715.0	36735.0	1	4	4
chb14	chb14_11.edf	168960	36725.0	36745.0	1	4	4
chb14	chb14_11.edf	171520	36735.0	36755.0	1	4	4
chb14	chb14_11.edf	174080	36745.0	36765.0	1	4	4
chb14	chb14_11.edf	176640	36755.0	36775.0	1	4	4
chb14	chb14_11.edf	179200	36765.0	36785.0	1	4	4
chb14	chb14_11.edf	181760	36775.0	36795.0	1	4	4
chb14	chb14_11.edf	184320	36785.0	36805.0	1	4	4
chb14	chb14_11.edf	186880	36795.0	36815.0	1	4	4
chb14	chb14_11.edf	189440	36805.0	36825.0	1	4	4
chb14	chb14_11.edf	192000	36815.0	36835.0	1	4	4
chb14	chb14_11.edf	194560	36825.0	36845.0	1	4	4
chb14	chb14_11.edf	197120	36835.0	36855.0	1	4	4
chb14	chb14_11.edf	199680	36845.0	36865.0	1	4	4
chb14	chb14_11.edf	202240	36855.0	36875.0	1	4	4
chb14	chb14_11.edf	204800	36865.0	36885.0	1	4	4
chb14	chb14_11.edf	207360	36875.0	36895.0	1	4	4
chb14	chb14_11.edf	209920	36885.0	36905.0	1	4	4
chb14	chb14_11.edf	212480	36895.0	36915.0	1	4	4
chb14	chb14_11.edf	215040	36905.0	36925.0	1	4	4
chb14	chb14_11.edf	217600	36915.0	36935.0	1	4	4
chb14	chb14_11.edf	220160	36925.0	36945.0	1	4	4
chb14	chb14_11.edf	222720	36935.0	36955.0	1	4	4
chb14	chb14_11.edf	225280	36945.0	36965.0	1	4	4
chb14	chb14_11.edf	227840	36955.0	36975.0	1	4	4
chb14	chb14_11.edf	230400	36965.0	36985.0	1	4	4
chb14	chb14_11.edf	232960	36975.0	36995.0	1	4	4
chb14	chb14_11.edf	235520	36985.0	37005.0	1	4	4
chb14	chb14_11.edf	238080	36995.0	37015.0	1	4	4
chb14	chb14_11.edf	240640	37005.0	37025.0	1	4	4
chb14	chb14_11.edf	243200	37015.0	37035.0	1	4	4
chb14	chb14_11.edf	245760	37025.0	37045.0	1	4	4
chb14	chb14_11.edf	248320	37035.0	37055.0	1	4	4
chb14	chb14_11.edf	250880	37045.0	37065.0	1	4	4
chb14	chb14_11.edf	253440	37055.0	37075.0	1	4	4
chb14	chb14_11.edf	256000	37065.0	37085.0	1	4	4
chb14	chb14_11.edf	258560	37075.0	37095.0	1	4	4
chb14	chb14_11.edf	261120	37085.0	37105.0	1	4	4
chb14	chb14_11.edf	263680	37095.0	37115.0	1	4	4
chb14	chb14_11.edf	266240	37105.0	37125.0	1	4	4
chb14	chb14_11.edf	268800	37115.0	37135.0	1	4	4
chb14	chb14_11.edf	271360	37125.0	37145.0	1	4	4
chb14	chb14_11.edf	273920	37135.0	37155.0	1	4	4
chb14	chb14_11.edf	276480	37145.0	37165.0	1	4	4
chb14	chb14_11.edf	279040	37155.0	37175.0	1	4	4
chb14	chb14_11.edf	281600	37165.0	37185.0	1	4	4
chb14	chb14_11.edf	284160	37175.0	37195.0	1	4	4
chb14	chb14_11.edf	286720	37185.0	37205.0	1	4	4
chb14	chb14_11.edf	289280	37195.0	37215.0	1	4	4
chb14	chb14_11.edf	291840	37205.0	37225.0	1	4	4
chb14	chb14_11.edf	294400	37215.0	37235.0	1	4	4
chb14	chb14_11.edf	296960	37225.0	37245.0	1	4	4
chb14	chb14_11.edf	299520	37235.0	37255.0	1	4	4
chb14	chb14_11.edf	302080	37245.0	37265.0	1	4	4
chb14	chb14_11.edf	304640	37255.0	37275.0	1	4	4
chb14	chb14_11.edf	307200	37265.0	37285.0	1	4	4
chb14	chb14_11.edf	309760	37275.0	37295.0	1	4	4
chb14	chb14_11.edf	312320	37285.0	37305.0	1	4	4
chb14	chb14_11.edf	314880	37295.0	37315.0	1	4	4
chb14	chb14_11.edf	317440	37305.0	37325.0	1	4	4
chb14	chb14_11.edf	320000	37315.0	37335.0	1	4	4
chb14	chb14_11.edf	322560	37325.0	37345.0	1	4	4
chb14	chb14_11.edf	325120	37335.0	37355.0	1	4	4
chb14	chb14_11.edf	327680	37345.0	37365.0	1	4	4
chb14	chb14_11.edf	330240	37355.0	37375.0	1	4	4
chb14	chb14_11.edf	332800	37365.0	37385.0	1	4	4
chb14	chb14_11.edf	335360	37375.0	37395.0	1	4	4
chb14	chb14_11.edf	337920	37385.0	37405.0	1	4	4
chb14	chb14_11.edf	340480	37395.0	37415.0	1	4	4
chb14	chb14_11.edf	343040	37405.0	37425.0	1	4	4
chb14	chb14_11.edf	345600	37415.0	37435.0	1	4	4
chb14	chb14_11.edf	348160	37425.0	37445.0	1	4	4
chb14	chb14_11.edf	350720	37435.0	37455.0	1	4	4
chb14	chb14_11.edf	353280	37445.0	37465.0	1	4	4
chb14	chb14_11.edf	355840	37455.0	37475.0	1	4	4
chb14	chb14_11.edf	358400	37465.0	37485.0	1	4	4
chb14	chb14_11.edf	360960	37475.0	37495.0	1	4	4
chb14	chb14_11.edf	363520	37485.0	37505.0	1	4	4
chb14	chb14_11.edf	366080	37495.0	37515.0	1	4	4
chb14	chb14_11.edf	368640	37505.0	37525.0	1	4	4
chb14	chb14_11.edf	371200	37515.0	37535.0	1	4	4
chb14	chb14_11.edf	373760	37525.0	37545.0	1	4	4
chb14	chb14_11.edf	376320	37535.0	37555.0	1	4	4
chb14	chb14_11.edf	378880	37545.0	37565.0	1	4	4
chb14	chb14_11.edf	381440	37555.0	37575.0	1	4	4
chb14	chb14_11.edf	384000	37565.0	37585.0	1	4	4
chb14	chb14_11.edf	386560	37575.0	37595.0	1	4	4
chb14	chb14_16.edf	0	54099.0	54119.0	0	-1
chb14	chb14_16.edf	76800	54399.0	54419.0	0	-1
chb14	chb14_16.edf	153600	54699.0	54719.0	0	-1
chb14	chb14_16.edf	230400	54999.0	55019.0	0	-1
chb14	chb14_16.edf	307200	55299.0	55319.0	0	-1
chb14	chb14_16.edf	384000	55599.0	55619.0	0	-1
chb14	chb14_16.edf	460800	55899.0	55919.0	0	-1
chb14	chb14_16.edf	537600	56199.0	56219.0	0	-1
chb14	chb14_16.edf	614400	56499.0	56519.0	0	-1
chb14	chb14_16.edf	691200	56799.0	56819.0	0	-1
chb14	chb14_16.edf	768000	57099.0	57119.0	0	-1
chb14	chb14_16.edf	844800	57399.0	57419.0	0	-1
chb14	chb14_17.edf	0	57706.0	57726.0	0	-1
chb14	chb14_17.edf	76800	58006.0	58026.0	0	-1
chb14	chb14_17.edf	153600	58306.0	58326.0	0	-1
chb14	chb14_17.edf	230400	58606.0	58626.0	0	-1
chb14	chb14_17.edf	307200	58906.0	58926.0	0	-1
chb14	chb14_17.edf	309760	58916.0	58936.0	0	-1
chb14	chb14_17.edf	312320	58926.0	58946.0	0	-1
chb14	chb14_17.edf	314880	58936.0	58956.0	0	-1
chb14	chb14_17.edf	317440	58946.0	58966.0	0	-1
chb14	chb14_17.edf	320000	58956.0	58976.0	0	-1
chb14	chb14_17.edf	322560	58966.0	58986.0	0	-1
chb14	chb14_17.edf	325120	58976.0	58996.0	0	-1
chb14	chb14_17.edf	327680	58986.0	59006.0	0	-1
chb14	chb14_17.edf	330240	58996.0	59016.0	0	-1
chb14	chb14_17.edf	332800	59006.0	59026.0	0	-1
chb14	chb14_17.edf	335360	59016.0	59036.0	0	-1
chb14	chb14_17.edf	337920	59026.0	59046.0	0	-1
chb14	chb14_17.edf	340480	59036.0	59056.0	0	-1
chb14	chb14_17.edf	343040	59046.0	59066.0	0	-1
chb14	chb14_17.edf	345600	59056.0	59076.0	0	-1
chb14	chb14_17.edf	348160	59066.0	59086.0	0	-1
chb14	chb14_17.edf	350720	59076.0	59096.0	0	-1
chb14	chb14_17.edf	353280	59086.0	59106.0	0	-1
chb14	chb14_17.edf	355840	59096.0	59116.0	0	-1
chb14	chb14_17.edf	358400	59106.0	59126.0	0	-1
chb14	chb14_17.edf	360960	59116.0	59136.0	0	-1
chb14	chb14_17.edf	368640	59146.0	59166.0	1	5	5
chb14	chb14_17.edf	371200	59156.0	59176.0	1	5	5
chb14	chb14_17.edf	373760	59166.0	59186.0	1	5	5
chb14	chb14_17.edf	376320	59176.0	59196.0	1	5	5
chb14	chb14_17.edf	378880	59186.0	59206.0	1	5	5
chb14	chb14_17.edf	381440	59196.0	59216.0	1	5	5
chb14	chb14_17.edf	384000	59206.0	59226.0	1	5	5
chb14	chb14_17.edf	386560	59216.0	59236.0	1	5	5
chb14	chb14_17.edf	389120	59226.0	59246.0	1	5	5
chb14	chb14_17.edf	391680	59236.0	59256.0	1	5	5
chb14	chb14_17.edf	394240	59246.0	59266.0	1	5	5
chb14	chb14_17.edf	396800	59256.0	59276.0	1	5	5
chb14	chb14_17.edf	399360	59266.0	59286.0	1	5	5
chb14	chb14_17.edf	401920	59276.0	59296.0	1	5	5
chb14	chb14_17.edf	404480	59286.0	59306.0	1	5	5
chb14	chb14_17.edf	407040	59296.0	59316.0	1	5	5
chb14	chb14_17.edf	409600	59306.0	59326.0	1	5	5
chb14	chb14_17.edf	412160	59316.0	59336.0	1	5	5
chb14	chb14_17.edf	414720	59326.0	59346.0	1	5	5
chb14	chb14_17.edf	417280	59336.0	59356.0	1	5	5
chb14	chb14_17.edf	419840	59346.0	59366.0	1	5	5
chb14	chb14_17.edf	422400	59356.0	59376.0	1	5	5
chb14	chb14_17.edf	424960	59366.0	59386.0	1	5	5
chb14	chb14_17.edf	427520	59376.0	59396.0	1	5	5
chb14	chb14_17.edf	430080	59386.0	59406.0	1	5	5
chb14	chb14_17.edf	432640	59396.0	59416.0	1	5	5
chb14	chb14_17.edf	435200	59406.0	59426.0	1	5	5
chb14	chb14_17.edf	437760	59416.0	59436.0	1	5	5
chb14	chb14_17.edf	440320	59426.0	59446.0	1	5	5
chb14	chb14_17.edf	442880	59436.0	59456.0	1	5	5
chb14	chb14_17.edf	445440	59446.0	59466.0	1	5	5
chb14	chb14_17.edf	448000	59456.0	59476.0	1	5	5
chb14	chb14_17.edf	450560	59466.0	59486.0	1	5	5
chb14	chb14_17.edf	453120	59476.0	59496.0	1	5	5
chb14	chb14_17.edf	455680	59486.0	59506.0	1	5	5
chb14	chb14_17.edf	458240	59496.0	59516.0	1	5	5
chb14	chb14_17.edf	460800	59506.0	59526.0	1	5	5
chb14	chb14_17.edf	463360	59516.0	59536.0	1	5	5
chb14	chb14_17.edf	465920	59526.0	59546.0	1	5	5
chb14	chb14_17.edf	468480	59536.0	59556.0	1	5	5
chb14	chb14_17.edf	471040	59546.0	59566.0	1	5	5
chb14	chb14_17.edf	473600	59556.0	59576.0	1	5	5
chb14	chb14_17.edf	476160	59566.0	59586.0	1	5	5
chb14	chb14_17.edf	478720	59576.0	59596.0	1	5	5
chb14	chb14_17.edf	481280	59586.0	59606.0	1	5	5
chb14	chb14_17.edf	483840	59596.0	59616.0	1	5	5
chb14	chb14_17.edf	486400	59606.0	59626.0	1	5	5
chb14	chb14_17.edf	488960	59616.0	59636.0	1	5	5
chb14	chb14_17.edf	491520	59626.0	59646.0	1	5	5
chb14	chb14_17.edf	494080	59636.0	59656.0	1	5	5
chb14	chb14_17.edf	496640	59646.0	59666.0	1	5	5
chb14	chb14_17.edf	499200	59656.0	59676.0	1	5	5
chb14	chb14_17.edf	501760	59666.0	59686.0	1	5	5
chb14	chb14_17.edf	504320	59676.0	59696.0	1	5	5
chb14	chb14_17.edf	506880	59686.0	59706.0	1	5	5
chb14	chb14_17.edf	509440	59696.0	59716.0	1	5	5
chb14	chb14_17.edf	512000	59706.0	59726.0	1	5	5
chb14	chb14_17.edf	514560	59716.0	59736.0	1	5	5
chb14	chb14_17.edf	517120	59726.0	59746.0	1	5	5
chb14	chb14_17.edf	519680	59736.0	59756.0	1	5	5
chb14	chb14_17.edf	522240	59746.0	59766.0	1	5	5
chb14	chb14_17.edf	524800	59756.0	59776.0	1	5	5
chb14	chb14_17.edf	527360	59766.0	59786.0	1	5	5
chb14	chb14_17.edf	529920	59776.0	59796.0	1	5	5
chb14	chb14_17.edf	532480	59786.0	59806.0	1	5	5
chb14	chb14_17.edf	535040	59796.0	59816.0	1	5	5
chb14	chb14_17.edf	537600	59806.0	59826.0	1	5	5
chb14	chb14_17.edf	540160	59816.0	59836.0	1	5	5
chb14	chb14_17.edf	542720	59826.0	59846.0	1	5	5
chb14	chb14_17.edf	545280	59836.0	59856.0	1	5	5
chb14	chb14_17.edf	547840	59846.0	59866.0	1	5	5
chb14	chb14_17.edf	550400	59856.0	59876.0	1	5	5
chb14	chb14_17.edf	552960	59866.0	59886.0	1	5	5
chb14	chb14_17.edf	555520	59876.0	59896.0	1	5	5
chb14	chb14_17.edf	558080	59886.0	59906.0	1	5	5
chb14	chb14_17.edf	560640	59896.0	59916.0	1	5	5
chb14	chb14_17.edf	563200	59906.0	59926.0	1	5	5
chb14	chb14_17.edf	565760	59916.0	59936.0	1	5	5
chb14	chb14_17.edf	568320	59926.0	59946.0	1	5	5
chb14	chb14_17.edf	570880	59936.0	59956.0	1	5	5
chb14	chb14_17.edf	573440	59946.0	59966.0	1	5	5
chb14	chb14_17.edf	576000	59956.0	59976.0	1	5	5
chb14	chb14_17.edf	578560	59966.0	59986.0	1	5	5
chb14	chb14_17.edf	581120	59976.0	59996.0	1	5	5
chb14	chb14_17.edf	583680	59986.0	60006.0	1	5	5
chb14	chb14_17.edf	586240	59996.0	60016.0	1	5	5
chb14	chb14_17.edf	588800	60006.0	60026.0	1	5	5
chb14	chb14_17.edf	591360	60016.0	60036.0	1	5	5
chb14	chb14_17.edf	593920	60026.0	60046.0	1	5	5
chb14	chb14_17.edf	596480	60036.0	60056.0	1	5	5
chb14	chb14_17.edf	599040	60046.0	60066.0	1	5	5
chb14	chb14_17.edf	601600	60056.0	60076.0	1	5	5
chb14	chb14_17.edf	604160	60066.0	60086.0	1	5	5
chb14	chb14_17.edf	606720	60076.0	60096.0	1	5	5
chb14	chb14_17.edf	609280	60086.0	60106.0	1	5	5
chb14	chb14_17.edf	611840	60096.0	60116.0	1	5	5
chb14	chb14_17.edf	614400	60106.0	60126.0	1	5	5
chb14	chb14_17.edf	616960	60116.0	60136.0	1	5	5
chb14	chb14_17.edf	619520	60126.0	60146.0	1	5	5
chb14	chb14_17.edf	622080	60136.0	60156.0	1	5	5
chb14	chb14_17.edf	624640	60146.0	60166.0	1	5	5
chb14	chb14_17.edf	627200	60156.0	60176.0	1	5	5
chb14	chb14_17.edf	629760	60166.0	60186.0	1	5	5
chb14	chb14_17.edf	632320	60176.0	60196.0	1	5	5
chb14	chb14_17.edf	634880	60186.0	60206.0	1	5	5
chb14	chb14_17.edf	637440	60196.0	60216.0	1	5	5
chb14	chb14_17.edf	640000	60206.0	60226.0	1	5	5
chb14	chb14_17.edf	642560	60216.0	60236.0	1	5	5
chb14	chb14_17.edf	645120	60226.0	60246.0	1	5	5
chb14	chb14_17.edf	647680	60236.0	60256.0	1	5	5
chb14	chb14_17.edf	650240	60246.0	60266.0	1	5	5
chb14	chb14_17.edf	652800	60256.0	60276.0	1	5	5
chb14	chb14_17.edf	655360	60266.0	60286.0	1	5	5
chb14	chb14_17.edf	657920	60276.0	60296.0	1	5	5
chb14	chb14_17.edf	660480	60286.0	60306.0	1	5	5
chb14	chb14_17.edf	663040	60296.0	60316.0	1	5	5
chb14	chb14_17.edf	665600	60306.0	60326.0	1	5	5
chb14	chb14_17.edf	668160	60316.0	60336.0	1	5	5
chb14	chb14_17.edf	670720	60326.0	60346.0	1	5	5
chb14	chb14_17.edf	673280	60336.0	60356.0	1	5	5
chb14	chb14_17.edf	675840	60346.0	60366.0	1	5	5
chb14	chb14_17.edf	678400	60356.0	60376.0	1	5	5
chb14	chb14_17.edf	680960	60366.0	60386.0	1	5	5
chb14	chb14_17.edf	683520	60376.0	60396.0	1	5	5
chb14	chb14_17.edf	686080	60386.0	60406.0	1	5	5
chb14	chb14_17.edf	688640	60396.0	60416.0	1	5	5
chb14	chb14_17.edf	691200	60406.0	60426.0	1	5	5
chb14	chb14_17.edf	693760	60416.0	60436.0	1	5	5
chb14	chb14_17.edf	696320	60426.0	60446.0	1	5	5
chb14	chb14_17.edf	698880	60436.0	60456.0	1	5	5
chb14	chb14_17.edf	701440	60446.0	60466.0	1	5	5
chb14	chb14_17.edf	704000	60456.0	60476.0	1	5	5
chb14	chb14_17.edf	706560	60466.0	60486.0	1	5	5
chb14	chb14_17.edf	709120	60476.0	60496.0	1	5	5
chb14	chb14_17.edf	711680	60486.0	60506.0	1	5	5
chb14	chb14_17.edf	714240	60496.0	60516.0	1	5	5
chb14	chb14_17.edf	716800	60506.0	60526.0	1	5	5
chb14	chb14_17.edf	719360	60516.0	60536.0	1	5	5
chb14	chb14_17.edf	721920	60526.0	60546.0	1	5	5
chb14	chb14_17.edf	729600	60556.0	60576.0	1	5	5;6
chb14	chb14_17.edf	732160	60566.0	60586.0	1	5	5;6
chb14	chb14_17.edf	734720	60576.0	60596.0	1	5	5;6
chb14	chb14_17.edf	737280	60586.0	60606.0	1	5	5;6
chb14	chb14_17.edf	739840	60596.0	60616.0	1	5	5;6
chb14	chb14_17.edf	742400	60606.0	60626.0	1	5	5;6
chb14	chb14_17.edf	744960	60616.0	60636.0	1	5	5;6
chb14	chb14_22.edf	264448	76774.0	76794.0	0	-1
chb14	chb14_22.edf	341248	77074.0	77094.0	0	-1
chb14	chb14_22.edf	418048	77374.0	77394.0	0	-1
chb14	chb14_22.edf	494848	77674.0	77694.0	0	-1
chb14	chb14_22.edf	571648	77974.0	77994.0	0	-1
chb14	chb14_22.edf	648448	78274.0	78294.0	0	-1
chb14	chb14_22.edf	725248	78574.0	78594.0	0	-1
chb14	chb14_22.edf	802048	78874.0	78894.0	0	-1
chb14	chb14_22.edf	878848	79174.0	79194.0	0	-1
chb14	chb14_24.edf	0	82955.0	82975.0	0	-1
chb14	chb14_24.edf	76800	83255.0	83275.0	0	-1
chb14	chb14_24.edf	153600	83555.0	83575.0	0	-1
chb14	chb14_24.edf	230400	83855.0	83875.0	0	-1
chb14	chb14_24.edf	307200	84155.0	84175.0	0	-1
chb14	chb14_24.edf	384000	84455.0	84475.0	0	-1
chb14	chb14_24.edf	460800	84755.0	84775.0	0	-1
chb14	chb14_24.edf	537600	85055.0	85075.0	0	-1
chb14	chb14_24.edf	614400	85355.0	85375.0	0	-1
chb14	chb14_24.edf	691200	85655.0	85675.0	0	-1
chb14	chb14_24.edf	768000	85955.0	85975.0	0	-1
chb14	chb14_24.edf	844800	86255.0	86275.0	0	-1
chb14	chb14_25.edf	0	86561.0	86581.0	0	-1
chb14	chb14_25.edf	76800	86861.0	86881.0	0	-1
chb14	chb14_25.edf	153600	87161.0	87181.0	0	-1
chb14	chb14_25.edf	230400	87461.0	87481.0	0	-1
chb14	chb14_25.edf	307200	87761.0	87781.0	0	-1
chb14	chb14_25.edf	384000	88061.0	88081.0	0	-1
chb14	chb14_25.edf	460800	88361.0	88381.0	0	-1
chb14	chb14_25.edf	537600	88661.0	88681.0	0	-1
chb14	chb14_25.edf	614400	88961.0	88981.0	0	-1
chb14	chb14_25.edf	691200	89261.0	89281.0	0	-1
chb14	chb14_25.edf	768000	89561.0	89581.0	0	-1
chb14	chb14_25.edf	844800	89861.0	89881.0	0	-1
chb14	chb14_26.edf	0	90168.0	90188.0	0	-1
chb14	chb14_26.edf	76800	90468.0	90488.0	0	-1
chb14	chb14_26.edf	153600	90768.0	90788.0	0	-1
chb14	chb14_26.edf	230400	91068.0	91088.0	0	-1
chb14	chb14_26.edf	307200	91368.0	91388.0	0	-1
chb14	chb14_26.edf	384000	91668.0	91688.0	0	-1
chb14	chb14_26.edf	460800	91968.0	91988.0	0	-1
chb14	chb14_26.edf	537600	92268.0	92288.0	0	-1
chb14	chb14_26.edf	614400	92568.0	92588.0	0	-1
chb14	chb14_26.edf	691200	92868.0	92888.0	0	-1
chb14	chb14_26.edf	768000	93168.0	93188.0	0	-1
chb14	chb14_26.edf	844800	93468.0	93488.0	0	-1
chb14	chb14_27.edf	0	93775.0	93795.0	0	-1
chb14	chb14_27.edf	76800	94075.0	94095.0	0	-1
chb14	chb14_27.edf	153600	94375.0	94395.0	0	-1
chb14	chb14_27.edf	230400	94675.0	94695.0	0	-1
chb14	chb14_27.edf	232960	94685.0	94705.0	0	-1
chb14	chb14_27.edf	235520	94695.0	94715.0	0	-1
chb14	chb14_27.edf	238080	94705.0	94725.0	0	-1
chb14	chb14_27.edf	240640	94715.0	94735.0	0	-1
chb14	chb14_27.edf	243200	94725.0	94745.0	0	-1
chb14	chb14_27.edf	245760	94735.0	94755.0	0	-1
chb14	chb14_27.edf	248320	94745.0	94765.0	0	-1
chb14	chb14_27.edf	250880	94755.0	94775.0	0	-1
chb14	chb14_27.edf	253440	94765.0	94785.0	0	-1
chb14	chb14_27.edf	256000	94775.0	94795.0	0	-1
chb14	chb14_27.edf	258560	94785.0	94805.0	0	-1
chb14	chb14_27.edf	266240	94815.0	94835.0	1	7	7
chb14	chb14_27.edf	268800	94825.0	94845.0	1	7	7
chb14	chb14_27.edf	271360	94835.0	94855.0	1	7	7
chb14	chb14_27.edf	273920	94845.0	94865.0	1	7	7
chb14	chb14_27.edf	276480	94855.0	94875.0	1	7	7
chb14	chb14_27.edf	279040	94865.0	94885.0	1	7	7
chb14	chb14_27.edf	281600	94875.0	94895.0	1	7	7
chb14	chb14_27.edf	284160	94885.0	94905.0	1	7	7
chb14	chb14_27.edf	286720	94895.0	94915.0	1	7	7
chb14	chb14_27.edf	289280	94905.0	94925.0	1	7	7
chb14	chb14_27.edf	291840	94915.0	94935.0	1	7	7
chb14	chb14_27.edf	294400	94925.0	94945.0	1	7	7
chb14	chb14_27.edf	296960	94935.0	94955.0	1	7	7
chb14	chb14_27.edf	299520	94945.0	94965.0	1	7	7
chb14	chb14_27.edf	302080	94955.0	94975.0	1	7	7
chb14	chb14_27.edf	304640	94965.0	94985.0	1	7	7
chb14	chb14_27.edf	307200	94975.0	94995.0	1	7	7
chb14	chb14_27.edf	309760	94985.0	95005.0	1	7	7
chb14	chb14_27.edf	312320	94995.0	95015.0	1	7	7
chb14	chb14_27.edf	314880	95005.0	95025.0	1	7	7
chb14	chb14_27.edf	317440	95015.0	95035.0	1	7	7
chb14	chb14_27.edf	320000	95025.0	95045.0	1	7	7
chb14	chb14_27.edf	322560	95035.0	95055.0	1	7	7
chb14	chb14_27.edf	325120	95045.0	95065.0	1	7	7
chb14	chb14_27.edf	327680	95055.0	95075.0	1	7	7
chb14	chb14_27.edf	330240	95065.0	95085.0	1	7	7
chb14	chb14_27.edf	332800	95075.0	95095.0	1	7	7
chb14	chb14_27.edf	335360	95085.0	95105.0	1	7	7
chb14	chb14_27.edf	337920	95095.0	95115.0	1	7	7
chb14	chb14_27.edf	340480	95105.0	95125.0	1	7	7
chb14	chb14_27.edf	343040	95115.0	95135.0	1	7	7
chb14	chb14_27.edf	345600	95125.0	95145.0	1	7	7
chb14	chb14_27.edf	348160	95135.0	95155.0	1	7	7
chb14	chb14_27.edf	350720	95145.0	95165.0	1	7	7
chb14	chb14_27.edf	353280	95155.0	95175.0	1	7	7
chb14	chb14_27.edf	355840	95165.0	95185.0	1	7	7
chb14	chb14_27.edf	358400	95175.0	95195.0	1	7	7
chb14	chb14_27.edf	360960	95185.0	95205.0	1	7	7
chb14	chb14_27.edf	363520	95195.0	95215.0	1	7	7
chb14	chb14_27.edf	366080	95205.0	95225.0	1	7	7
chb14	chb14_27.edf	368640	95215.0	95235.0	1	7	7
chb14	chb14_27.edf	371200	95225.0	95245.0	1	7	7
chb14	chb14_27.edf	373760	95235.0	95255.0	1	7	7
chb14	chb14_27.edf	376320	95245.0	95265.0	1	7	7
chb14	chb14_27.edf	378880	95255.0	95275.0	1	7	7
chb14	chb14_27.edf	381440	95265.0	95285.0	1	7	7
chb14	chb14_27.edf	384000	95275.0	95295.0	1	7	7
chb14	chb14_27.edf	386560	95285.0	95305.0	1	7	7
chb14	chb14_27.edf	389120	95295.0	95315.0	1	7	7
chb14	chb14_27.edf	391680	95305.0	95325.0	1	7	7
chb14	chb14_27.edf	394240	95315.0	95335.0	1	7	7
chb14	chb14_27.edf	396800	95325.0	95345.0	1	7	7
chb14	chb14_27.edf	399360	95335.0	95355.0	1	7	7
chb14	chb14_27.edf	401920	95345.0	95365.0	1	7	7
chb14	chb14_27.edf	404480	95355.0	95375.0	1	7	7
chb14	chb14_27.edf	407040	95365.0	95385.0	1	7	7
chb14	chb14_27.edf	409600	95375.0	95395.0	1	7	7
chb14	chb14_27.edf	412160	95385.0	95405.0	1	7	7
chb14	chb14_27.edf	414720	95395.0	95415.0	1	7	7
chb14	chb14_27.edf	417280	95405.0	95425.0	1	7	7
chb14	chb14_27.edf	419840	95415.0	95435.0	1	7	7
chb14	chb14_27.edf	422400	95425.0	95445.0	1	7	7
chb14	chb14_27.edf	424960	95435.0	95455.0	1	7	7
chb14	chb14_27.edf	427520	95445.0	95465.0	1	7	7
chb14	chb14_27.edf	430080	95455.0	95475.0	1	7	7
chb14	chb14_27.edf	432640	95465.0	95485.0	1	7	7
chb14	chb14_27.edf	435200	95475.0	95495.0	1	7	7
chb14	chb14_27.edf	437760	95485.0	95505.0	1	7	7
chb14	chb14_27.edf	440320	95495.0	95515.0	1	7	7
chb14	chb14_27.edf	442880	95505.0	95525.0	1	7	7
chb14	chb14_27.edf	445440	95515.0	95535.0	1	7	7
chb14	chb14_27.edf	448000	95525.0	95545.0	1	7	7
chb14	chb14_27.edf	450560	95535.0	95555.0	1	7	7
chb14	chb14_27.edf	453120	95545.0	95565.0	1	7	7
chb14	chb14_27.edf	455680	95555.0	95575.0	1	7	7
chb14	chb14_27.edf	458240	95565.0	95585.0	1	7	7
chb14	chb14_27.edf	460800	95575.0	95595.0	1	7	7
chb14	chb14_27.edf	463360	95585.0	95605.0	1	7	7
chb14	chb14_27.edf	465920	95595.0	95615.0	1	7	7
chb14	chb14_27.edf	468480	95605.0	95625.0	1	7	7
chb14	chb14_27.edf	471040	95615.0	95635.0	1	7	7
chb14	chb14_27.edf	473600	95625.0	95645.0	1	7	7
chb14	chb14_27.edf	476160	95635.0	95655.0	1	7	7
chb14	chb14_27.edf	478720	95645.0	95665.0	1	7	7
chb14	chb14_27.edf	481280	95655.0	95675.0	1	7	7
chb14	chb14_27.edf	483840	95665.0	95685.0	1	7	7
chb14	chb14_27.edf	486400	95675.0	95695.0	1	7	7
chb14	chb14_27.edf	488960	95685.0	95705.0	1	7	7
chb14	chb14_27.edf	491520	95695.0	95715.0	1	7	7
chb14	chb14_27.edf	494080	95705.0	95725.0	1	7	7
chb14	chb14_27.edf	496640	95715.0	95735.0	1	7	7
chb14	chb14_27.edf	499200	95725.0	95745.0	1	7	7
chb14	chb14_27.edf	501760	95735.0	95755.0	1	7	7
chb14	chb14_27.edf	504320	95745.0	95765.0	1	7	7
chb14	chb14_27.edf	506880	95755.0	95775.0	1	7	7
chb14	chb14_27.edf	509440	95765.0	95785.0	1	7	7
chb14	chb14_27.edf	512000	95775.0	95795.0	1	7	7
chb14	chb14_27.edf	514560	95785.0	95805.0	1	7	7
chb14	chb14_27.edf	517120	95795.0	95815.0	1	7	7
chb14	chb14_27.edf	519680	95805.0	95825.0	1	7	7
chb14	chb14_27.edf	522240	95815.0	95835.0	1	7	7
chb14	chb14_27.edf	524800	95825.0	95845.0	1	7	7
chb14	chb14_27.edf	527360	95835.0	95855.0	1	7	7
chb14	chb14_27.edf	529920	95845.0	95865.0	1	7	7
chb14	chb14_27.edf	532480	95855.0	95875.0	1	7	7
chb14	chb14_27.edf	535040	95865.0	95885.0	1	7	7
chb14	chb14_27.edf	537600	95875.0	95895.0	1	7	7
chb14	chb14_27.edf	540160	95885.0	95905.0	1	7	7
chb14	chb14_27.edf	542720	95895.0	95915.0	1	7	7
chb14	chb14_27.edf	545280	95905.0	95925.0	1	7	7
chb14	chb14_27.edf	547840	95915.0	95935.0	1	7	7
chb14	chb14_27.edf	550400	95925.0	95945.0	1	7	7
chb14	chb14_27.edf	552960	95935.0	95955.0	1	7	7
chb14	chb14_27.edf	555520	95945.0	95965.0	1	7	7
chb14	chb14_27.edf	558080	95955.0	95975.0	1	7	7
chb14	chb14_27.edf	560640	95965.0	95985.0	1	7	7
chb14	chb14_27.edf	563200	95975.0	95995.0	1	7	7
chb14	chb14_27.edf	565760	95985.0	96005.0	1	7	7
chb14	chb14_27.edf	568320	95995.0	96015.0	1	7	7
chb14	chb14_27.edf	570880	96005.0	96025.0	1	7	7
chb14	chb14_27.edf	573440	96015.0	96035.0	1	7	7
chb14	chb14_27.edf	576000	96025.0	96045.0	1	7	7
chb14	chb14_27.edf	578560	96035.0	96055.0	1	7	7
chb14	chb14_27.edf	581120	96045.0	96065.0	1	7	7
chb14	chb14_27.edf	583680	96055.0	96075.0	1	7	7
chb14	chb14_27.edf	586240	96065.0	96085.0	1	7	7
chb14	chb14_27.edf	588800	96075.0	96095.0	1	7	7
chb14	chb14_27.edf	591360	96085.0	96105.0	1	7	7
chb14	chb14_27.edf	593920	96095.0	96115.0	1	7	7
chb14	chb14_27.edf	596480	96105.0	96125.0	1	7	7
chb14	chb14_27.edf	599040	96115.0	96135.0	1	7	7
chb14	chb14_27.edf	601600	96125.0	96145.0	1	7	7
chb14	chb14_27.edf	604160	96135.0	96155.0	1	7	7
chb14	chb14_27.edf	606720	96145.0	96165.0	1	7	7
chb14	chb14_27.edf	609280	96155.0	96175.0	1	7	7
chb14	chb14_27.edf	611840	96165.0	96185.0	1	7	7
chb14	chb14_27.edf	614400	96175.0	96195.0	1	7	7
chb14	chb14_27.edf	616960	96185.0	96205.0	1	7	7
chb14	chb14_27.edf	619520	96195.0	96215.0	1	7	7
chb14	chb14_27.edf	622080	96205.0	96225.0	1	7	7
chb14	chb14_27.edf	624640	96215.0	96235.0	1	7	7
chb14	chb14_27.edf	627200	96225.0	96245.0	1	7	7
chb14	chb14_27.edf	629760	96235.0	96255.0	1	7	7
chb14	chb14_27.edf	632320	96245.0	96265.0	1	7	7
chb14	chb14_27.edf	634880	96255.0	96275.0	1	7	7
chb14	chb14_27.edf	637440	96265.0	96285.0	1	7	7
chb14	chb14_27.edf	640000	96275.0	96295.0	1	7	7
chb14	chb14_27.edf	642560	96285.0	96305.0	1	7	7
chb14	chb14_32.edf	0	111809.0	111829.0	0	-1
chb14	chb14_32.edf	76800	112109.0	112129.0	0	-1
chb14	chb14_32.edf	153600	112409.0	112429.0	0	-1
chb14	chb14_32.edf	230400	112709.0	112729.0	0	-1
chb14	chb14_32.edf	307200	113009.0	113029.0	0	-1
chb14	chb14_32.edf	384000	113309.0	113329.0	0	-1
chb14	chb14_32.edf	460800	113609.0	113629.0	0	-1
chb14	chb14_32.edf	537600	113909.0	113929.0	0	-1
chb14	chb14_32.edf	614400	114209.0	114229.0	0	-1
chb14	chb14_32.edf	691200	114509.0	114529.0	0	-1
chb14	chb14_32.edf	768000	114809.0	114829.0	0	-1
chb14	chb14_32.edf	844800	115109.0	115129.0	0	-1
chb14	chb14_37.edf	0	129843.0	129863.0	0	-1
chb14	chb14_37.edf	76800	130143.0	130163.0	0	-1
chb14	chb14_37.edf	153600	130443.0	130463.0	0	-1
chb14	chb14_37.edf	230400	130743.0	130763.0	0	-1
chb14	chb14_37.edf	307200	131043.0	131063.0	0	-1
chb14	chb14_37.edf	384000	131343.0	131363.0	0	-1
chb14	chb14_37.edf	460800	131643.0	131663.0	0	-1
chb14	chb14_37.edf	537600	131943.0	131963.0	0	-1
chb14	chb14_37.edf	614400	132243.0	132263.0	0	-1
chb14	chb14_37.edf	691200	132543.0	132563.0	0	-1
chb14	chb14_37.edf	768000	132843.0	132863.0	0	-1
chb14	chb14_37.edf	844800	133143.0	133163.0	0	-1
chb14	chb14_39.edf	0	137057.0	137077.0	0	-1
chb14	chb14_39.edf	76800	137357.0	137377.0	0	-1
chb14	chb14_39.edf	153600	137657.0	137677.0	0	-1
chb14	chb14_39.edf	230400	137957.0	137977.0	0	-1
chb14	chb14_39.edf	307200	138257.0	138277.0	0	-1
chb14	chb14_39.edf	384000	138557.0	138577.0	0	-1
chb14	chb14_39.edf	460800	138857.0	138877.0	0	-1
chb14	chb14_39.edf	537600	139157.0	139177.0	0	-1
chb14	chb14_39.edf	614400	139457.0	139477.0	0	-1
chb14	chb14_39.edf	691200	139757.0	139777.0	0	-1
chb14	chb14_39.edf	768000	140057.0	140077.0	0	-1
chb14	chb14_39.edf	844800	140357.0	140377.0	0	-1
chb14	chb14_42.edf	0	147878.0	147898.0	0	-1
chb14	chb14_42.edf	76800	148178.0	148198.0	0	-1
chb14	chb14_42.edf	153600	148478.0	148498.0	0	-1
chb14	chb14_42.edf	230400	148778.0	148798.0	0	-1
chb14	chb14_42.edf	307200	149078.0	149098.0	0	-1
chb14	chb14_42.edf	384000	149378.0	149398.0	0	-1
chb14	chb14_42.edf	460800	149678.0	149698.0	0	-1
chb14	chb14_42.edf	537600	149978.0	149998.0	0	-1
chb14	chb14_42.edf	614400	150278.0	150298.0	0	-1
chb14	chb14_42.edf	691200	150578.0	150598.0	0	-1
chb14	chb14_42.edf	768000	150878.0	150898.0	0	-1
chb14	chb14_42.edf	844800	151178.0	151198.0	0	-1
