## Supplementary material for "Same pipelines, different answers: how evaluation design shapes EEG seizure prediction": Reproducibility archive (code, manifests and predictions): chb15_candidates.csv

case	file	start_sample	start_s	end_s	label	event_id	event_ids
chb15	chb15_01.edf	0	0.0	20.0	0	-1
chb15	chb15_01.edf	76800	300.0	320.0	0	-1
chb15	chb15_01.edf	153600	600.0	620.0	0	-1
chb15	chb15_01.edf	230400	900.0	920.0	0	-1
chb15	chb15_01.edf	307200	1200.0	1220.0	0	-1
chb15	chb15_01.edf	384000	1500.0	1520.0	0	-1
chb15	chb15_01.edf	460800	1800.0	1820.0	0	-1
chb15	chb15_01.edf	537600	2100.0	2120.0	0	-1
chb15	chb15_01.edf	614400	2400.0	2420.0	0	-1
chb15	chb15_01.edf	691200	2700.0	2720.0	0	-1
chb15	chb15_01.edf	768000	3000.0	3020.0	0	-1
chb15	chb15_01.edf	844800	3300.0	3320.0	0	-1
chb15	chb15_02.edf	0	3630.0	3650.0	0	-1
chb15	chb15_02.edf	76800	3930.0	3950.0	0	-1
chb15	chb15_02.edf	153600	4230.0	4250.0	0	-1
chb15	chb15_02.edf	230400	4530.0	4550.0	0	-1
chb15	chb15_02.edf	307200	4830.0	4850.0	0	-1
chb15	chb15_02.edf	384000	5130.0	5150.0	0	-1
chb15	chb15_02.edf	460800	5430.0	5450.0	0	-1
chb15	chb15_02.edf	537600	5730.0	5750.0	0	-1
chb15	chb15_02.edf	614400	6030.0	6050.0	0	-1
chb15	chb15_02.edf	691200	6330.0	6350.0	0	-1
chb15	chb15_02.edf	768000	6630.0	6650.0	0	-1
chb15	chb15_02.edf	844800	6930.0	6950.0	0	-1
chb15	chb15_03.edf	0	7237.0	7257.0	0	-1
chb15	chb15_03.edf	76800	7537.0	7557.0	0	-1
chb15	chb15_03.edf	153600	7837.0	7857.0	0	-1
chb15	chb15_03.edf	230400	8137.0	8157.0	0	-1
chb15	chb15_03.edf	307200	8437.0	8457.0	0	-1
chb15	chb15_03.edf	384000	8737.0	8757.0	0	-1
chb15	chb15_03.edf	460800	9037.0	9057.0	0	-1
chb15	chb15_03.edf	537600	9337.0	9357.0	0	-1
chb15	chb15_03.edf	614400	9637.0	9657.0	0	-1
chb15	chb15_03.edf	691200	9937.0	9957.0	0	-1
chb15	chb15_03.edf	768000	10237.0	10257.0	0	-1
chb15	chb15_03.edf	844800	10537.0	10557.0	0	-1
chb15	chb15_04.edf	0	10844.0	10864.0	0	-1
chb15	chb15_04.edf	76800	11144.0	11164.0	0	-1
chb15	chb15_04.edf	153600	11444.0	11464.0	0	-1
chb15	chb15_04.edf	230400	11744.0	11764.0	0	-1
chb15	chb15_04.edf	307200	12044.0	12064.0	0	-1
chb15	chb15_04.edf	384000	12344.0	12364.0	0	-1
chb15	chb15_04.edf	460800	12644.0	12664.0	0	-1
chb15	chb15_04.edf	537600	12944.0	12964.0	0	-1
chb15	chb15_04.edf	614400	13244.0	13264.0	0	-1
chb15	chb15_04.edf	691200	13544.0	13564.0	0	-1
chb15	chb15_04.edf	768000	13844.0	13864.0	0	-1
chb15	chb15_04.edf	844800	14144.0	14164.0	0	-1
chb15	chb15_05.edf	0	14450.0	14470.0	0	-1
chb15	chb15_05.edf	76800	14750.0	14770.0	0	-1
chb15	chb15_05.edf	153600	15050.0	15070.0	0	-1
chb15	chb15_05.edf	230400	15350.0	15370.0	0	-1
chb15	chb15_05.edf	307200	15650.0	15670.0	0	-1
chb15	chb15_05.edf	384000	15950.0	15970.0	0	-1
chb15	chb15_05.edf	460800	16250.0	16270.0	0	-1
chb15	chb15_05.edf	463360	16260.0	16280.0	0	-1
chb15	chb15_05.edf	465920	16270.0	16290.0	0	-1
chb15	chb15_05.edf	468480	16280.0	16300.0	0	-1
chb15	chb15_05.edf	471040	16290.0	16310.0	0	-1
chb15	chb15_05.edf	473600	16300.0	16320.0	0	-1
chb15	chb15_05.edf	476160	16310.0	16330.0	0	-1
chb15	chb15_05.edf	478720	16320.0	16340.0	0	-1
chb15	chb15_05.edf	481280	16330.0	16350.0	0	-1
chb15	chb15_05.edf	483840	16340.0	16360.0	0	-1
chb15	chb15_05.edf	486400	16350.0	16370.0	0	-1
chb15	chb15_05.edf	488960	16360.0	16380.0	0	-1
chb15	chb15_05.edf	491520	16370.0	16390.0	0	-1
chb15	chb15_05.edf	494080	16380.0	16400.0	0	-1
chb15	chb15_05.edf	496640	16390.0	16410.0	0	-1
chb15	chb15_05.edf	499200	16400.0	16420.0	0	-1
chb15	chb15_05.edf	501760	16410.0	16430.0	0	-1
chb15	chb15_05.edf	504320	16420.0	16440.0	0	-1
chb15	chb15_05.edf	506880	16430.0	16450.0	0	-1
chb15	chb15_05.edf	509440	16440.0	16460.0	0	-1
chb15	chb15_05.edf	512000	16450.0	16470.0	0	-1
chb15	chb15_05.edf	514560	16460.0	16480.0	0	-1
chb15	chb15_05.edf	517120	16470.0	16490.0	0	-1
chb15	chb15_05.edf	519680	16480.0	16500.0	0	-1
chb15	chb15_05.edf	522240	16490.0	16510.0	0	-1
chb15	chb15_05.edf	524800	16500.0	16520.0	0	-1
chb15	chb15_05.edf	532480	16530.0	16550.0	1	0	0
chb15	chb15_05.edf	535040	16540.0	16560.0	1	0	0
chb15	chb15_05.edf	537600	16550.0	16570.0	1	0	0
chb15	chb15_05.edf	540160	16560.0	16580.0	1	0	0
chb15	chb15_05.edf	542720	16570.0	16590.0	1	0	0
chb15	chb15_05.edf	545280	16580.0	16600.0	1	0	0
chb15	chb15_05.edf	547840	16590.0	16610.0	1	0	0
chb15	chb15_05.edf	550400	16600.0	16620.0	1	0	0
chb15	chb15_05.edf	552960	16610.0	16630.0	1	0	0
chb15	chb15_05.edf	555520	16620.0	16640.0	1	0	0
chb15	chb15_05.edf	558080	16630.0	16650.0	1	0	0
chb15	chb15_05.edf	560640	16640.0	16660.0	1	0	0
chb15	chb15_05.edf	563200	16650.0	16670.0	1	0	0
chb15	chb15_05.edf	565760	16660.0	16680.0	1	0	0
chb15	chb15_05.edf	568320	16670.0	16690.0	1	0	0
chb15	chb15_05.edf	570880	16680.0	16700.0	1	0	0
chb15	chb15_05.edf	573440	16690.0	16710.0	1	0	0
chb15	chb15_05.edf	576000	16700.0	16720.0	1	0	0
chb15	chb15_05.edf	578560	16710.0	16730.0	1	0	0
chb15	chb15_05.edf	581120	16720.0	16740.0	1	0	0
chb15	chb15_05.edf	583680	16730.0	16750.0	1	0	0
chb15	chb15_05.edf	586240	16740.0	16760.0	1	0	0
chb15	chb15_05.edf	588800	16750.0	16770.0	1	0	0
chb15	chb15_05.edf	591360	16760.0	16780.0	1	0	0
chb15	chb15_05.edf	593920	16770.0	16790.0	1	0	0
chb15	chb15_05.edf	596480	16780.0	16800.0	1	0	0
chb15	chb15_05.edf	599040	16790.0	16810.0	1	0	0
chb15	chb15_05.edf	601600	16800.0	16820.0	1	0	0
chb15	chb15_05.edf	604160	16810.0	16830.0	1	0	0
chb15	chb15_05.edf	606720	16820.0	16840.0	1	0	0
chb15	chb15_05.edf	609280	16830.0	16850.0	1	0	0
chb15	chb15_05.edf	611840	16840.0	16860.0	1	0	0
chb15	chb15_05.edf	614400	16850.0	16870.0	1	0	0
chb15	chb15_05.edf	616960	16860.0	16880.0	1	0	0
chb15	chb15_05.edf	619520	16870.0	16890.0	1	0	0
chb15	chb15_05.edf	622080	16880.0	16900.0	1	0	0
chb15	chb15_05.edf	624640	16890.0	16910.0	1	0	0
chb15	chb15_05.edf	627200	16900.0	16920.0	1	0	0
chb15	chb15_05.edf	629760	16910.0	16930.0	1	0	0
chb15	chb15_05.edf	632320	16920.0	16940.0	1	0	0
chb15	chb15_05.edf	634880	16930.0	16950.0	1	0	0
chb15	chb15_05.edf	637440	16940.0	16960.0	1	0	0
chb15	chb15_05.edf	640000	16950.0	16970.0	1	0	0
chb15	chb15_05.edf	642560	16960.0	16980.0	1	0	0
chb15	chb15_05.edf	645120	16970.0	16990.0	1	0	0
chb15	chb15_05.edf	647680	16980.0	17000.0	1	0	0
chb15	chb15_05.edf	650240	16990.0	17010.0	1	0	0
chb15	chb15_05.edf	652800	17000.0	17020.0	1	0	0
chb15	chb15_05.edf	655360	17010.0	17030.0	1	0	0
chb15	chb15_05.edf	657920	17020.0	17040.0	1	0	0
chb15	chb15_05.edf	660480	17030.0	17050.0	1	0	0
chb15	chb15_05.edf	663040	17040.0	17060.0	1	0	0
chb15	chb15_05.edf	665600	17050.0	17070.0	1	0	0
chb15	chb15_05.edf	668160	17060.0	17080.0	1	0	0
chb15	chb15_05.edf	670720	17070.0	17090.0	1	0	0
chb15	chb15_05.edf	673280	17080.0	17100.0	1	0	0
chb15	chb15_05.edf	675840	17090.0	17110.0	1	0	0
chb15	chb15_05.edf	678400	17100.0	17120.0	1	0	0
chb15	chb15_05.edf	680960	17110.0	17130.0	1	0	0
chb15	chb15_05.edf	683520	17120.0	17140.0	1	0	0
chb15	chb15_05.edf	686080	17130.0	17150.0	1	0	0
chb15	chb15_05.edf	688640	17140.0	17160.0	1	0	0
chb15	chb15_05.edf	691200	17150.0	17170.0	1	0	0
chb15	chb15_05.edf	693760	17160.0	17180.0	1	0	0
chb15	chb15_05.edf	696320	17170.0	17190.0	1	0	0
chb15	chb15_05.edf	698880	17180.0	17200.0	1	0	0
chb15	chb15_05.edf	701440	17190.0	17210.0	1	0	0
chb15	chb15_05.edf	704000	17200.0	17220.0	1	0	0
chb15	chb15_05.edf	706560	17210.0	17230.0	1	0	0
chb15	chb15_05.edf	709120	17220.0	17240.0	1	0	0
chb15	chb15_05.edf	711680	17230.0	17250.0	1	0	0
chb15	chb15_05.edf	714240	17240.0	17260.0	1	0	0
chb15	chb15_05.edf	716800	17250.0	17270.0	1	0	0
chb15	chb15_05.edf	719360	17260.0	17280.0	1	0	0
chb15	chb15_05.edf	721920	17270.0	17290.0	1	0	0
chb15	chb15_05.edf	724480	17280.0	17300.0	1	0	0
chb15	chb15_05.edf	727040	17290.0	17310.0	1	0	0
chb15	chb15_05.edf	729600	17300.0	17320.0	1	0	0
chb15	chb15_05.edf	732160	17310.0	17330.0	1	0	0
chb15	chb15_05.edf	734720	17320.0	17340.0	1	0	0
chb15	chb15_05.edf	737280	17330.0	17350.0	1	0	0
chb15	chb15_05.edf	739840	17340.0	17360.0	1	0	0
chb15	chb15_05.edf	742400	17350.0	17370.0	1	0	0
chb15	chb15_05.edf	744960	17360.0	17380.0	1	0	0
chb15	chb15_05.edf	747520	17370.0	17390.0	1	0	0
chb15	chb15_05.edf	750080	17380.0	17400.0	1	0	0
chb15	chb15_05.edf	752640	17390.0	17410.0	1	0	0
chb15	chb15_05.edf	755200	17400.0	17420.0	1	0	0
chb15	chb15_05.edf	757760	17410.0	17430.0	1	0	0
chb15	chb15_05.edf	760320	17420.0	17440.0	1	0	0
chb15	chb15_05.edf	762880	17430.0	17450.0	1	0	0
chb15	chb15_05.edf	765440	17440.0	17460.0	1	0	0
chb15	chb15_05.edf	768000	17450.0	17470.0	1	0	0
chb15	chb15_05.edf	770560	17460.0	17480.0	1	0	0
chb15	chb15_05.edf	773120	17470.0	17490.0	1	0	0
chb15	chb15_05.edf	775680	17480.0	17500.0	1	0	0
chb15	chb15_05.edf	778240	17490.0	17510.0	1	0	0
chb15	chb15_05.edf	780800	17500.0	17520.0	1	0	0
chb15	chb15_05.edf	783360	17510.0	17530.0	1	0	0
chb15	chb15_05.edf	785920	17520.0	17540.0	1	0	0
chb15	chb15_05.edf	788480	17530.0	17550.0	1	0	0
chb15	chb15_05.edf	791040	17540.0	17560.0	1	0	0
chb15	chb15_05.edf	793600	17550.0	17570.0	1	0	0
chb15	chb15_05.edf	796160	17560.0	17580.0	1	0	0
chb15	chb15_05.edf	798720	17570.0	17590.0	1	0	0
chb15	chb15_05.edf	801280	17580.0	17600.0	1	0	0
chb15	chb15_05.edf	803840	17590.0	17610.0	1	0	0
chb15	chb15_05.edf	806400	17600.0	17620.0	1	0	0
chb15	chb15_05.edf	808960	17610.0	17630.0	1	0	0
chb15	chb15_05.edf	811520	17620.0	17640.0	1	0	0
chb15	chb15_05.edf	814080	17630.0	17650.0	1	0	0
chb15	chb15_05.edf	816640	17640.0	17660.0	1	0	0
chb15	chb15_05.edf	819200	17650.0	17670.0	1	0	0
chb15	chb15_05.edf	821760	17660.0	17680.0	1	0	0
chb15	chb15_05.edf	824320	17670.0	17690.0	1	0	0
chb15	chb15_05.edf	826880	17680.0	17700.0	1	0	0
chb15	chb15_05.edf	829440	17690.0	17710.0	1	0	0
chb15	chb15_05.edf	832000	17700.0	17720.0	1	0	0
chb15	chb15_05.edf	834560	17710.0	17730.0	1	0	0
chb15	chb15_05.edf	837120	17720.0	17740.0	1	0	0
chb15	chb15_05.edf	839680	17730.0	17750.0	1	0	0
chb15	chb15_05.edf	842240	17740.0	17760.0	1	0	0
chb15	chb15_05.edf	844800	17750.0	17770.0	1	0	0
chb15	chb15_05.edf	847360	17760.0	17780.0	1	0	0
chb15	chb15_05.edf	849920	17770.0	17790.0	1	0	0
chb15	chb15_05.edf	852480	17780.0	17800.0	1	0	0
chb15	chb15_05.edf	855040	17790.0	17810.0	1	0	0
chb15	chb15_05.edf	857600	17800.0	17820.0	1	0	0
chb15	chb15_05.edf	860160	17810.0	17830.0	1	0	0
chb15	chb15_05.edf	862720	17820.0	17840.0	1	0	0
chb15	chb15_05.edf	865280	17830.0	17850.0	1	0	0
chb15	chb15_05.edf	867840	17840.0	17860.0	1	0	0
chb15	chb15_05.edf	870400	17850.0	17870.0	1	0	0
chb15	chb15_05.edf	872960	17860.0	17880.0	1	0	0
chb15	chb15_05.edf	875520	17870.0	17890.0	1	0	0
chb15	chb15_05.edf	878080	17880.0	17900.0	1	0	0
chb15	chb15_05.edf	880640	17890.0	17910.0	1	0	0
chb15	chb15_05.edf	883200	17900.0	17920.0	1	0	0
chb15	chb15_05.edf	885760	17910.0	17930.0	1	0	0
chb15	chb15_05.edf	888320	17920.0	17940.0	1	0	0
chb15	chb15_05.edf	890880	17930.0	17950.0	1	0	0
chb15	chb15_05.edf	893440	17940.0	17960.0	1	0	0
chb15	chb15_05.edf	896000	17950.0	17970.0	1	0	0
chb15	chb15_05.edf	898560	17960.0	17980.0	1	0	0
chb15	chb15_05.edf	901120	17970.0	17990.0	1	0	0
chb15	chb15_05.edf	903680	17980.0	18000.0	1	0	0
chb15	chb15_05.edf	906240	17990.0	18010.0	1	0	0
chb15	chb15_05.edf	908800	18000.0	18020.0	1	0	0
chb15	chb15_10.edf	94464	32854.0	32874.0	1	1	1
chb15	chb15_10.edf	97024	32864.0	32884.0	1	1	1
chb15	chb15_10.edf	99584	32874.0	32894.0	1	1	1
chb15	chb15_10.edf	102144	32884.0	32904.0	1	1	1
chb15	chb15_10.edf	104704	32894.0	32914.0	1	1	1
chb15	chb15_10.edf	107264	32904.0	32924.0	1	1	1
chb15	chb15_10.edf	109824	32914.0	32934.0	1	1	1
chb15	chb15_10.edf	112384	32924.0	32944.0	1	1	1
chb15	chb15_10.edf	114944	32934.0	32954.0	1	1	1
chb15	chb15_10.edf	117504	32944.0	32964.0	1	1	1
chb15	chb15_10.edf	120064	32954.0	32974.0	1	1	1
chb15	chb15_10.edf	122624	32964.0	32984.0	1	1	1
chb15	chb15_10.edf	125184	32974.0	32994.0	1	1	1
chb15	chb15_10.edf	127744	32984.0	33004.0	1	1	1
chb15	chb15_10.edf	130304	32994.0	33014.0	1	1	1
chb15	chb15_10.edf	132864	33004.0	33024.0	1	1	1
chb15	chb15_10.edf	135424	33014.0	33034.0	1	1	1
chb15	chb15_10.edf	137984	33024.0	33044.0	1	1	1
chb15	chb15_10.edf	140544	33034.0	33054.0	1	1	1
chb15	chb15_10.edf	143104	33044.0	33064.0	1	1	1
chb15	chb15_10.edf	145664	33054.0	33074.0	1	1	1
chb15	chb15_10.edf	148224	33064.0	33084.0	1	1	1
chb15	chb15_10.edf	150784	33074.0	33094.0	1	1	1
chb15	chb15_10.edf	153344	33084.0	33104.0	1	1	1
chb15	chb15_10.edf	155904	33094.0	33114.0	1	1	1
chb15	chb15_10.edf	158464	33104.0	33124.0	1	1	1
chb15	chb15_10.edf	161024	33114.0	33134.0	1	1	1
chb15	chb15_10.edf	163584	33124.0	33144.0	1	1	1
chb15	chb15_10.edf	166144	33134.0	33154.0	1	1	1
chb15	chb15_10.edf	168704	33144.0	33164.0	1	1	1
chb15	chb15_10.edf	171264	33154.0	33174.0	1	1	1
chb15	chb15_10.edf	173824	33164.0	33184.0	1	1	1
chb15	chb15_10.edf	176384	33174.0	33194.0	1	1	1
chb15	chb15_10.edf	178944	33184.0	33204.0	1	1	1
chb15	chb15_10.edf	181504	33194.0	33214.0	1	1	1
chb15	chb15_10.edf	184064	33204.0	33224.0	1	1	1
chb15	chb15_10.edf	186624	33214.0	33234.0	1	1	1
chb15	chb15_10.edf	189184	33224.0	33244.0	1	1	1
chb15	chb15_10.edf	191744	33234.0	33254.0	1	1	1
chb15	chb15_10.edf	194304	33244.0	33264.0	1	1	1
chb15	chb15_14.edf	277760	47998.0	48018.0	0	-1
chb15	chb15_14.edf	354560	48298.0	48318.0	0	-1
chb15	chb15_14.edf	431360	48598.0	48618.0	0	-1
chb15	chb15_14.edf	508160	48898.0	48918.0	0	-1
chb15	chb15_14.edf	584960	49198.0	49218.0	0	-1
chb15	chb15_14.edf	661760	49498.0	49518.0	0	-1
chb15	chb15_14.edf	738560	49798.0	49818.0	0	-1
chb15	chb15_14.edf	815360	50098.0	50118.0	0	-1
chb15	chb15_14.edf	817920	50108.0	50128.0	0	-1
chb15	chb15_14.edf	820480	50118.0	50138.0	0	-1
chb15	chb15_14.edf	823040	50128.0	50148.0	0	-1
chb15	chb15_14.edf	825600	50138.0	50158.0	0	-1
chb15	chb15_14.edf	828160	50148.0	50168.0	0	-1
chb15	chb15_14.edf	830720	50158.0	50178.0	0	-1
chb15	chb15_14.edf	833280	50168.0	50188.0	0	-1
chb15	chb15_14.edf	835840	50178.0	50198.0	0	-1
chb15	chb15_14.edf	838400	50188.0	50208.0	0	-1
chb15	chb15_14.edf	840960	50198.0	50218.0	0	-1
chb15	chb15_14.edf	843520	50208.0	50228.0	0	-1
chb15	chb15_14.edf	846080	50218.0	50238.0	0	-1
chb15	chb15_14.edf	848640	50228.0	50248.0	0	-1
chb15	chb15_14.edf	851200	50238.0	50258.0	0	-1
chb15	chb15_14.edf	853760	50248.0	50268.0	0	-1
chb15	chb15_14.edf	856320	50258.0	50278.0	0	-1
chb15	chb15_14.edf	858880	50268.0	50288.0	0	-1
chb15	chb15_14.edf	861440	50278.0	50298.0	0	-1
chb15	chb15_14.edf	864000	50288.0	50308.0	0	-1
chb15	chb15_14.edf	871680	50318.0	50338.0	1	2	2
chb15	chb15_14.edf	874240	50328.0	50348.0	1	2	2
chb15	chb15_14.edf	876800	50338.0	50358.0	1	2	2
chb15	chb15_14.edf	879360	50348.0	50368.0	1	2	2
chb15	chb15_14.edf	881920	50358.0	50378.0	1	2	2
chb15	chb15_14.edf	884480	50368.0	50388.0	1	2	2
chb15	chb15_14.edf	887040	50378.0	50398.0	1	2	2
chb15	chb15_14.edf	889600	50388.0	50408.0	1	2	2
chb15	chb15_14.edf	892160	50398.0	50418.0	1	2	2
chb15	chb15_14.edf	894720	50408.0	50428.0	1	2	2
chb15	chb15_14.edf	897280	50418.0	50438.0	1	2	2
chb15	chb15_14.edf	899840	50428.0	50448.0	1	2	2
chb15	chb15_14.edf	902400	50438.0	50458.0	1	2	2
chb15	chb15_14.edf	904960	50448.0	50468.0	1	2	2
chb15	chb15_14.edf	907520	50458.0	50478.0	1	2	2
chb15	chb15_14.edf	910080	50468.0	50488.0	1	2	2
chb15	chb15_14.edf	912640	50478.0	50498.0	1	2	2
chb15	chb15_14.edf	915200	50488.0	50508.0	1	2	2
chb15	chb15_15.edf	0	50520.0	50540.0	1	2	2
chb15	chb15_15.edf	2560	50530.0	50550.0	1	2	2
chb15	chb15_15.edf	5120	50540.0	50560.0	1	2	2
chb15	chb15_15.edf	7680	50550.0	50570.0	1	2	2
chb15	chb15_15.edf	10240	50560.0	50580.0	1	2	2
chb15	chb15_15.edf	12800	50570.0	50590.0	1	2	2
chb15	chb15_15.edf	15360	50580.0	50600.0	1	2	2
chb15	chb15_15.edf	17920	50590.0	50610.0	1	2	2
chb15	chb15_15.edf	20480	50600.0	50620.0	1	2	2
chb15	chb15_15.edf	23040	50610.0	50630.0	1	2	2
chb15	chb15_15.edf	25600	50620.0	50640.0	1	2	2
chb15	chb15_15.edf	28160	50630.0	50650.0	1	2	2
chb15	chb15_15.edf	30720	50640.0	50660.0	1	2	2
chb15	chb15_15.edf	33280	50650.0	50670.0	1	2	2
chb15	chb15_15.edf	35840	50660.0	50680.0	1	2	2
chb15	chb15_15.edf	38400	50670.0	50690.0	1	2	2
chb15	chb15_15.edf	40960	50680.0	50700.0	1	2	2
chb15	chb15_15.edf	43520	50690.0	50710.0	1	2	2
chb15	chb15_15.edf	46080	50700.0	50720.0	1	2	2
chb15	chb15_15.edf	48640	50710.0	50730.0	1	2	2
chb15	chb15_15.edf	51200	50720.0	50740.0	1	2	2
chb15	chb15_15.edf	53760	50730.0	50750.0	1	2	2
chb15	chb15_15.edf	56320	50740.0	50760.0	1	2	2
chb15	chb15_15.edf	58880	50750.0	50770.0	1	2	2
chb15	chb15_15.edf	61440	50760.0	50780.0	1	2	2
chb15	chb15_15.edf	64000	50770.0	50790.0	1	2	2
chb15	chb15_15.edf	66560	50780.0	50800.0	1	2	2
chb15	chb15_15.edf	69120	50790.0	50810.0	1	2	2
chb15	chb15_15.edf	71680	50800.0	50820.0	1	2	2
chb15	chb15_15.edf	74240	50810.0	50830.0	1	2	2
chb15	chb15_15.edf	76800	50820.0	50840.0	1	2	2
chb15	chb15_15.edf	79360	50830.0	50850.0	1	2	2
chb15	chb15_15.edf	81920	50840.0	50860.0	1	2	2
chb15	chb15_15.edf	84480	50850.0	50870.0	1	2	2
chb15	chb15_15.edf	87040	50860.0	50880.0	1	2	2
chb15	chb15_15.edf	89600	50870.0	50890.0	1	2	2
chb15	chb15_15.edf	92160	50880.0	50900.0	1	2	2
chb15	chb15_15.edf	94720	50890.0	50910.0	1	2	2
chb15	chb15_15.edf	97280	50900.0	50920.0	1	2	2
chb15	chb15_15.edf	99840	50910.0	50930.0	1	2	2
chb15	chb15_15.edf	102400	50920.0	50940.0	1	2	2
chb15	chb15_15.edf	104960	50930.0	50950.0	1	2	2
chb15	chb15_15.edf	107520	50940.0	50960.0	1	2	2
chb15	chb15_15.edf	110080	50950.0	50970.0	1	2	2
chb15	chb15_15.edf	112640	50960.0	50980.0	1	2	2
chb15	chb15_15.edf	115200	50970.0	50990.0	1	2	2
chb15	chb15_15.edf	117760	50980.0	51000.0	1	2	2
chb15	chb15_15.edf	120320	50990.0	51010.0	1	2	2
chb15	chb15_15.edf	122880	51000.0	51020.0	1	2	2
chb15	chb15_15.edf	125440	51010.0	51030.0	1	2	2
chb15	chb15_15.edf	128000	51020.0	51040.0	1	2	2
chb15	chb15_15.edf	130560	51030.0	51050.0	1	2	2
chb15	chb15_15.edf	133120	51040.0	51060.0	1	2	2
chb15	chb15_15.edf	135680	51050.0	51070.0	1	2	2
chb15	chb15_15.edf	138240	51060.0	51080.0	1	2	2
chb15	chb15_15.edf	140800	51070.0	51090.0	1	2	2
chb15	chb15_15.edf	143360	51080.0	51100.0	1	2	2
chb15	chb15_15.edf	145920	51090.0	51110.0	1	2	2
chb15	chb15_15.edf	148480	51100.0	51120.0	1	2	2
chb15	chb15_15.edf	151040	51110.0	51130.0	1	2	2
chb15	chb15_15.edf	153600	51120.0	51140.0	1	2	2
chb15	chb15_15.edf	156160	51130.0	51150.0	1	2	2
chb15	chb15_15.edf	158720	51140.0	51160.0	1	2	2
chb15	chb15_15.edf	161280	51150.0	51170.0	1	2	2
chb15	chb15_15.edf	163840	51160.0	51180.0	1	2	2
chb15	chb15_15.edf	166400	51170.0	51190.0	1	2	2
chb15	chb15_15.edf	168960	51180.0	51200.0	1	2	2
chb15	chb15_15.edf	171520	51190.0	51210.0	1	2	2
chb15	chb15_15.edf	174080	51200.0	51220.0	1	2	2
chb15	chb15_15.edf	176640	51210.0	51230.0	1	2	2
chb15	chb15_15.edf	179200	51220.0	51240.0	1	2	2
chb15	chb15_15.edf	181760	51230.0	51250.0	1	2	2
chb15	chb15_15.edf	184320	51240.0	51260.0	1	2	2
chb15	chb15_15.edf	186880	51250.0	51270.0	1	2	2
chb15	chb15_15.edf	189440	51260.0	51280.0	1	2	2
chb15	chb15_15.edf	192000	51270.0	51290.0	1	2	2
chb15	chb15_15.edf	194560	51280.0	51300.0	1	2	2
chb15	chb15_15.edf	197120	51290.0	51310.0	1	2	2
chb15	chb15_15.edf	199680	51300.0	51320.0	1	2	2
chb15	chb15_15.edf	202240	51310.0	51330.0	1	2	2
chb15	chb15_15.edf	204800	51320.0	51340.0	1	2	2
chb15	chb15_15.edf	207360	51330.0	51350.0	1	2	2
chb15	chb15_15.edf	209920	51340.0	51360.0	1	2	2
chb15	chb15_15.edf	212480	51350.0	51370.0	1	2	2
chb15	chb15_15.edf	215040	51360.0	51380.0	1	2	2
chb15	chb15_15.edf	217600	51370.0	51390.0	1	2	2
chb15	chb15_15.edf	220160	51380.0	51400.0	1	2	2
chb15	chb15_15.edf	222720	51390.0	51410.0	1	2	2
chb15	chb15_15.edf	225280	51400.0	51420.0	1	2	2
chb15	chb15_15.edf	227840	51410.0	51430.0	1	2	2
chb15	chb15_15.edf	230400	51420.0	51440.0	1	2	2
chb15	chb15_15.edf	232960	51430.0	51450.0	1	2	2
chb15	chb15_15.edf	235520	51440.0	51460.0	1	2	2
chb15	chb15_15.edf	238080	51450.0	51470.0	1	2	2
chb15	chb15_15.edf	240640	51460.0	51480.0	1	2	2
chb15	chb15_15.edf	243200	51470.0	51490.0	1	2	2
chb15	chb15_15.edf	245760	51480.0	51500.0	1	2	2
chb15	chb15_15.edf	248320	51490.0	51510.0	1	2	2
chb15	chb15_15.edf	250880	51500.0	51520.0	1	2	2
chb15	chb15_15.edf	253440	51510.0	51530.0	1	2	2
chb15	chb15_15.edf	256000	51520.0	51540.0	1	2	2
chb15	chb15_15.edf	258560	51530.0	51550.0	1	2	2
chb15	chb15_15.edf	261120	51540.0	51560.0	1	2	2
chb15	chb15_15.edf	263680	51550.0	51570.0	1	2	2
chb15	chb15_15.edf	266240	51560.0	51580.0	1	2	2
chb15	chb15_15.edf	268800	51570.0	51590.0	1	2	2
chb15	chb15_15.edf	271360	51580.0	51600.0	1	2	2
chb15	chb15_15.edf	273920	51590.0	51610.0	1	2	2
chb15	chb15_15.edf	276480	51600.0	51620.0	1	2	2
chb15	chb15_15.edf	279040	51610.0	51630.0	1	2	2
chb15	chb15_15.edf	281600	51620.0	51640.0	1	2	2
chb15	chb15_15.edf	284160	51630.0	51650.0	1	2	2
chb15	chb15_15.edf	286720	51640.0	51660.0	1	2	2
chb15	chb15_15.edf	289280	51650.0	51670.0	1	2	2
chb15	chb15_15.edf	291840	51660.0	51680.0	1	2	2
chb15	chb15_15.edf	294400	51670.0	51690.0	1	2	2
chb15	chb15_15.edf	296960	51680.0	51700.0	1	2	2
chb15	chb15_15.edf	299520	51690.0	51710.0	1	2	2
chb15	chb15_15.edf	302080	51700.0	51720.0	1	2	2
chb15	chb15_15.edf	304640	51710.0	51730.0	1	2	2
chb15	chb15_15.edf	307200	51720.0	51740.0	1	2	2
chb15	chb15_15.edf	309760	51730.0	51750.0	1	2	2
chb15	chb15_15.edf	312320	51740.0	51760.0	1	2	2
chb15	chb15_15.edf	314880	51750.0	51770.0	1	2	2
chb15	chb15_15.edf	317440	51760.0	51780.0	1	2	2
chb15	chb15_15.edf	320000	51770.0	51790.0	1	2	2
chb15	chb15_15.edf	322560	51780.0	51800.0	1	2	2
chb15	chb15_15.edf	325120	51790.0	51810.0	1	2	2
chb15	chb15_26.edf	220928	91134.0	91154.0	0	-1
chb15	chb15_26.edf	297728	91434.0	91454.0	0	-1
chb15	chb15_26.edf	374528	91734.0	91754.0	0	-1
chb15	chb15_26.edf	451328	92034.0	92054.0	0	-1
chb15	chb15_26.edf	528128	92334.0	92354.0	0	-1
chb15	chb15_26.edf	604928	92634.0	92654.0	0	-1
chb15	chb15_26.edf	681728	92934.0	92954.0	0	-1
chb15	chb15_26.edf	758528	93234.0	93254.0	0	-1
chb15	chb15_26.edf	835328	93534.0	93554.0	0	-1
chb15	chb15_26.edf	912128	93834.0	93854.0	0	-1
chb15	chb15_28.edf	0	97485.0	97505.0	1	6	6
chb15	chb15_28.edf	2560	97495.0	97515.0	1	6	6
chb15	chb15_28.edf	5120	97505.0	97525.0	1	6	6
chb15	chb15_28.edf	7680	97515.0	97535.0	1	6	6
chb15	chb15_28.edf	10240	97525.0	97545.0	1	6	6
chb15	chb15_28.edf	12800	97535.0	97555.0	1	6	6
chb15	chb15_28.edf	15360	97545.0	97565.0	1	6	6
chb15	chb15_28.edf	17920	97555.0	97575.0	1	6	6
chb15	chb15_28.edf	20480	97565.0	97585.0	1	6	6
chb15	chb15_28.edf	23040	97575.0	97595.0	1	6	6
chb15	chb15_28.edf	25600	97585.0	97605.0	1	6	6
chb15	chb15_28.edf	28160	97595.0	97615.0	1	6	6
chb15	chb15_28.edf	30720	97605.0	97625.0	1	6	6
chb15	chb15_28.edf	33280	97615.0	97635.0	1	6	6
chb15	chb15_28.edf	35840	97625.0	97645.0	1	6	6
chb15	chb15_28.edf	38400	97635.0	97655.0	1	6	6
chb15	chb15_28.edf	40960	97645.0	97665.0	1	6	6
chb15	chb15_28.edf	43520	97655.0	97675.0	1	6	6
chb15	chb15_28.edf	46080	97665.0	97685.0	1	6	6
chb15	chb15_28.edf	48640	97675.0	97695.0	1	6	6
chb15	chb15_28.edf	51200	97685.0	97705.0	1	6	6
chb15	chb15_28.edf	53760	97695.0	97715.0	1	6	6
chb15	chb15_28.edf	56320	97705.0	97725.0	1	6	6
chb15	chb15_28.edf	58880	97715.0	97735.0	1	6	6
chb15	chb15_28.edf	61440	97725.0	97745.0	1	6	6
chb15	chb15_28.edf	64000	97735.0	97755.0	1	6	6
chb15	chb15_28.edf	66560	97745.0	97765.0	1	6	6
chb15	chb15_28.edf	69120	97755.0	97775.0	1	6	6
chb15	chb15_28.edf	71680	97765.0	97785.0	1	6	6
chb15	chb15_28.edf	74240	97775.0	97795.0	1	6	6
chb15	chb15_28.edf	76800	97785.0	97805.0	1	6	6
chb15	chb15_28.edf	79360	97795.0	97815.0	1	6	6
chb15	chb15_28.edf	81920	97805.0	97825.0	1	6	6
chb15	chb15_28.edf	84480	97815.0	97835.0	1	6	6
chb15	chb15_28.edf	87040	97825.0	97845.0	1	6	6
chb15	chb15_28.edf	89600	97835.0	97855.0	1	6	6
chb15	chb15_28.edf	92160	97845.0	97865.0	1	6	6
chb15	chb15_28.edf	94720	97855.0	97875.0	1	6	6
chb15	chb15_28.edf	97280	97865.0	97885.0	1	6	6
chb15	chb15_28.edf	99840	97875.0	97895.0	1	6	6
chb15	chb15_28.edf	102400	97885.0	97905.0	1	6	6
chb15	chb15_28.edf	104960	97895.0	97915.0	1	6	6
chb15	chb15_28.edf	107520	97905.0	97925.0	1	6	6
chb15	chb15_28.edf	110080	97915.0	97935.0	1	6	6
chb15	chb15_28.edf	112640	97925.0	97945.0	1	6	6
chb15	chb15_28.edf	115200	97935.0	97955.0	1	6	6
chb15	chb15_28.edf	117760	97945.0	97965.0	1	6	6
chb15	chb15_28.edf	120320	97955.0	97975.0	1	6	6
chb15	chb15_28.edf	122880	97965.0	97985.0	1	6	6
chb15	chb15_28.edf	125440	97975.0	97995.0	1	6	6
chb15	chb15_28.edf	128000	97985.0	98005.0	1	6	6
chb15	chb15_28.edf	130560	97995.0	98015.0	1	6	6
chb15	chb15_28.edf	133120	98005.0	98025.0	1	6	6
chb15	chb15_28.edf	135680	98015.0	98035.0	1	6	6
chb15	chb15_28.edf	138240	98025.0	98045.0	1	6	6
chb15	chb15_28.edf	140800	98035.0	98055.0	1	6	6
chb15	chb15_35.edf	471808	124576.0	124596.0	0	-1
chb15	chb15_35.edf	548608	124876.0	124896.0	0	-1
chb15	chb15_35.edf	625408	125176.0	125196.0	0	-1
chb15	chb15_35.edf	702208	125476.0	125496.0	0	-1
chb15	chb15_35.edf	779008	125776.0	125796.0	0	-1
chb15	chb15_35.edf	855808	126076.0	126096.0	0	-1
chb15	chb15_37.edf	0	129947.0	129967.0	0	-1
chb15	chb15_37.edf	76800	130247.0	130267.0	0	-1
chb15	chb15_37.edf	153600	130547.0	130567.0	0	-1
chb15	chb15_37.edf	230400	130847.0	130867.0	0	-1
chb15	chb15_37.edf	307200	131147.0	131167.0	0	-1
chb15	chb15_37.edf	384000	131447.0	131467.0	0	-1
chb15	chb15_37.edf	460800	131747.0	131767.0	0	-1
chb15	chb15_37.edf	537600	132047.0	132067.0	0	-1
chb15	chb15_37.edf	614400	132347.0	132367.0	0	-1
chb15	chb15_37.edf	691200	132647.0	132667.0	0	-1
chb15	chb15_37.edf	768000	132947.0	132967.0	0	-1
chb15	chb15_37.edf	844800	133247.0	133267.0	0	-1
chb15	chb15_40.edf	0	140768.0	140788.0	1	8	8
chb15	chb15_40.edf	2560	140778.0	140798.0	1	8	8
chb15	chb15_40.edf	5120	140788.0	140808.0	1	8	8
chb15	chb15_40.edf	7680	140798.0	140818.0	1	8	8
chb15	chb15_40.edf	10240	140808.0	140828.0	1	8	8
chb15	chb15_40.edf	12800	140818.0	140838.0	1	8	8
chb15	chb15_40.edf	15360	140828.0	140848.0	1	8	8
chb15	chb15_40.edf	17920	140838.0	140858.0	1	8	8
chb15	chb15_40.edf	20480	140848.0	140868.0	1	8	8
chb15	chb15_40.edf	23040	140858.0	140878.0	1	8	8
chb15	chb15_40.edf	25600	140868.0	140888.0	1	8	8
chb15	chb15_40.edf	28160	140878.0	140898.0	1	8	8
chb15	chb15_40.edf	30720	140888.0	140908.0	1	8	8
chb15	chb15_40.edf	33280	140898.0	140918.0	1	8	8
chb15	chb15_40.edf	35840	140908.0	140928.0	1	8	8
chb15	chb15_40.edf	38400	140918.0	140938.0	1	8	8
chb15	chb15_40.edf	40960	140928.0	140948.0	1	8	8
chb15	chb15_40.edf	43520	140938.0	140958.0	1	8	8
chb15	chb15_40.edf	46080	140948.0	140968.0	1	8	8
chb15	chb15_40.edf	48640	140958.0	140978.0	1	8	8
chb15	chb15_40.edf	51200	140968.0	140988.0	1	8	8
chb15	chb15_40.edf	53760	140978.0	140998.0	1	8	8
chb15	chb15_40.edf	56320	140988.0	141008.0	1	8	8
chb15	chb15_40.edf	58880	140998.0	141018.0	1	8	8
chb15	chb15_40.edf	61440	141008.0	141028.0	1	8	8
chb15	chb15_40.edf	64000	141018.0	141038.0	1	8	8
chb15	chb15_40.edf	66560	141028.0	141048.0	1	8	8
chb15	chb15_40.edf	69120	141038.0	141058.0	1	8	8
chb15	chb15_40.edf	71680	141048.0	141068.0	1	8	8
chb15	chb15_40.edf	74240	141058.0	141078.0	1	8	8
chb15	chb15_40.edf	76800	141068.0	141088.0	1	8	8
chb15	chb15_40.edf	79360	141078.0	141098.0	1	8	8
chb15	chb15_40.edf	81920	141088.0	141108.0	1	8	8
chb15	chb15_40.edf	84480	141098.0	141118.0	1	8	8
chb15	chb15_40.edf	87040	141108.0	141128.0	1	8	8
chb15	chb15_40.edf	89600	141118.0	141138.0	1	8	8
chb15	chb15_40.edf	92160	141128.0	141148.0	1	8	8
chb15	chb15_40.edf	94720	141138.0	141158.0	1	8	8
chb15	chb15_40.edf	97280	141148.0	141168.0	1	8	8
chb15	chb15_40.edf	99840	141158.0	141178.0	1	8	8
chb15	chb15_40.edf	102400	141168.0	141188.0	1	8	8
chb15	chb15_40.edf	104960	141178.0	141198.0	1	8	8
chb15	chb15_40.edf	107520	141188.0	141208.0	1	8	8
chb15	chb15_40.edf	110080	141198.0	141218.0	1	8	8
chb15	chb15_40.edf	112640	141208.0	141228.0	1	8	8
chb15	chb15_40.edf	115200	141218.0	141238.0	1	8	8
chb15	chb15_40.edf	117760	141228.0	141248.0	1	8	8
chb15	chb15_40.edf	120320	141238.0	141258.0	1	8	8
chb15	chb15_40.edf	122880	141248.0	141268.0	1	8	8
chb15	chb15_40.edf	125440	141258.0	141278.0	1	8	8
chb15	chb15_40.edf	128000	141268.0	141288.0	1	8	8
chb15	chb15_40.edf	130560	141278.0	141298.0	1	8	8
chb15	chb15_45.edf	0	158807.0	158827.0	0	-1
chb15	chb15_45.edf	76800	159107.0	159127.0	0	-1
chb15	chb15_45.edf	153600	159407.0	159427.0	0	-1
chb15	chb15_45.edf	230400	159707.0	159727.0	0	-1
chb15	chb15_45.edf	307200	160007.0	160027.0	0	-1
chb15	chb15_45.edf	384000	160307.0	160327.0	0	-1
chb15	chb15_45.edf	460800	160607.0	160627.0	0	-1
chb15	chb15_45.edf	537600	160907.0	160927.0	0	-1
chb15	chb15_45.edf	614400	161207.0	161227.0	0	-1
chb15	chb15_45.edf	691200	161507.0	161527.0	0	-1
chb15	chb15_45.edf	768000	161807.0	161827.0	0	-1
chb15	chb15_45.edf	844800	162107.0	162127.0	0	-1
chb15	chb15_46.edf	0	162414.0	162434.0	0	-1
chb15	chb15_46.edf	76800	162714.0	162734.0	0	-1
chb15	chb15_46.edf	153600	163014.0	163034.0	0	-1
chb15	chb15_46.edf	230400	163314.0	163334.0	0	-1
chb15	chb15_46.edf	307200	163614.0	163634.0	0	-1
chb15	chb15_46.edf	384000	163914.0	163934.0	0	-1
chb15	chb15_46.edf	391680	163944.0	163964.0	1	11	11
chb15	chb15_46.edf	394240	163954.0	163974.0	1	11	11
chb15	chb15_46.edf	396800	163964.0	163984.0	1	11	11
chb15	chb15_46.edf	399360	163974.0	163994.0	1	11	11
chb15	chb15_46.edf	401920	163984.0	164004.0	1	11	11
chb15	chb15_46.edf	404480	163994.0	164014.0	1	11	11
chb15	chb15_46.edf	407040	164004.0	164024.0	1	11	11
chb15	chb15_46.edf	409600	164014.0	164034.0	1	11	11
chb15	chb15_46.edf	412160	164024.0	164044.0	1	11	11
chb15	chb15_46.edf	414720	164034.0	164054.0	1	11	11
chb15	chb15_46.edf	417280	164044.0	164064.0	1	11	11
chb15	chb15_46.edf	419840	164054.0	164074.0	1	11	11
chb15	chb15_46.edf	422400	164064.0	164084.0	1	11	11
chb15	chb15_46.edf	424960	164074.0	164094.0	1	11	11
chb15	chb15_46.edf	427520	164084.0	164104.0	1	11	11
chb15	chb15_46.edf	430080	164094.0	164114.0	1	11	11
chb15	chb15_46.edf	432640	164104.0	164124.0	1	11	11
chb15	chb15_46.edf	435200	164114.0	164134.0	1	11	11
chb15	chb15_46.edf	437760	164124.0	164144.0	1	11	11
chb15	chb15_46.edf	440320	164134.0	164154.0	1	11	11
chb15	chb15_46.edf	442880	164144.0	164164.0	1	11	11
chb15	chb15_46.edf	445440	164154.0	164174.0	1	11	11
chb15	chb15_46.edf	448000	164164.0	164184.0	1	11	11
chb15	chb15_46.edf	450560	164174.0	164194.0	1	11	11
chb15	chb15_46.edf	453120	164184.0	164204.0	1	11	11
chb15	chb15_46.edf	455680	164194.0	164214.0	1	11	11
chb15	chb15_46.edf	458240	164204.0	164224.0	1	11	11
chb15	chb15_46.edf	460800	164214.0	164234.0	1	11	11
chb15	chb15_46.edf	463360	164224.0	164244.0	1	11	11
chb15	chb15_46.edf	465920	164234.0	164254.0	1	11	11
chb15	chb15_46.edf	468480	164244.0	164264.0	1	11	11
chb15	chb15_46.edf	471040	164254.0	164274.0	1	11	11
chb15	chb15_46.edf	473600	164264.0	164284.0	1	11	11
chb15	chb15_46.edf	476160	164274.0	164294.0	1	11	11
chb15	chb15_46.edf	478720	164284.0	164304.0	1	11	11
chb15	chb15_46.edf	481280	164294.0	164314.0	1	11	11
chb15	chb15_46.edf	483840	164304.0	164324.0	1	11	11
chb15	chb15_46.edf	486400	164314.0	164334.0	1	11	11
chb15	chb15_46.edf	488960	164324.0	164344.0	1	11	11
chb15	chb15_46.edf	491520	164334.0	164354.0	1	11	11
chb15	chb15_46.edf	494080	164344.0	164364.0	1	11	11
chb15	chb15_46.edf	496640	164354.0	164374.0	1	11	11
chb15	chb15_46.edf	499200	164364.0	164384.0	1	11	11
chb15	chb15_46.edf	501760	164374.0	164394.0	1	11	11
chb15	chb15_46.edf	504320	164384.0	164404.0	1	11	11
chb15	chb15_46.edf	506880	164394.0	164414.0	1	11	11
chb15	chb15_46.edf	509440	164404.0	164424.0	1	11	11
chb15	chb15_46.edf	512000	164414.0	164434.0	1	11	11
chb15	chb15_46.edf	514560	164424.0	164444.0	1	11	11
chb15	chb15_46.edf	517120	164434.0	164454.0	1	11	11
chb15	chb15_46.edf	519680	164444.0	164464.0	1	11	11
chb15	chb15_46.edf	522240	164454.0	164474.0	1	11	11
chb15	chb15_46.edf	524800	164464.0	164484.0	1	11	11
chb15	chb15_46.edf	527360	164474.0	164494.0	1	11	11
chb15	chb15_46.edf	529920	164484.0	164504.0	1	11	11
chb15	chb15_46.edf	532480	164494.0	164514.0	1	11	11
chb15	chb15_46.edf	535040	164504.0	164524.0	1	11	11
chb15	chb15_46.edf	537600	164514.0	164534.0	1	11	11
chb15	chb15_46.edf	540160	164524.0	164544.0	1	11	11
chb15	chb15_46.edf	542720	164534.0	164554.0	1	11	11
chb15	chb15_46.edf	545280	164544.0	164564.0	1	11	11
chb15	chb15_46.edf	547840	164554.0	164574.0	1	11	11
chb15	chb15_46.edf	550400	164564.0	164584.0	1	11	11
chb15	chb15_46.edf	552960	164574.0	164594.0	1	11	11
chb15	chb15_46.edf	555520	164584.0	164604.0	1	11	11
chb15	chb15_46.edf	558080	164594.0	164614.0	1	11	11
chb15	chb15_46.edf	560640	164604.0	164624.0	1	11	11
chb15	chb15_46.edf	563200	164614.0	164634.0	1	11	11
chb15	chb15_46.edf	565760	164624.0	164644.0	1	11	11
chb15	chb15_46.edf	568320	164634.0	164654.0	1	11	11
chb15	chb15_46.edf	570880	164644.0	164664.0	1	11	11
chb15	chb15_46.edf	573440	164654.0	164674.0	1	11	11
chb15	chb15_46.edf	576000	164664.0	164684.0	1	11	11
chb15	chb15_46.edf	578560	164674.0	164694.0	1	11	11
chb15	chb15_46.edf	581120	164684.0	164704.0	1	11	11
chb15	chb15_46.edf	583680	164694.0	164714.0	1	11	11
chb15	chb15_46.edf	586240	164704.0	164724.0	1	11	11
chb15	chb15_46.edf	588800	164714.0	164734.0	1	11	11
chb15	chb15_46.edf	591360	164724.0	164744.0	1	11	11
chb15	chb15_46.edf	593920	164734.0	164754.0	1	11	11
chb15	chb15_46.edf	596480	164744.0	164764.0	1	11	11
chb15	chb15_46.edf	599040	164754.0	164774.0	1	11	11
chb15	chb15_46.edf	601600	164764.0	164784.0	1	11	11
chb15	chb15_46.edf	604160	164774.0	164794.0	1	11	11
chb15	chb15_46.edf	606720	164784.0	164804.0	1	11	11
chb15	chb15_46.edf	609280	164794.0	164814.0	1	11	11
chb15	chb15_46.edf	611840	164804.0	164824.0	1	11	11
chb15	chb15_46.edf	614400	164814.0	164834.0	1	11	11
chb15	chb15_46.edf	616960	164824.0	164844.0	1	11	11
chb15	chb15_46.edf	619520	164834.0	164854.0	1	11	11
chb15	chb15_46.edf	622080	164844.0	164864.0	1	11	11
chb15	chb15_46.edf	624640	164854.0	164874.0	1	11	11
chb15	chb15_46.edf	627200	164864.0	164884.0	1	11	11
chb15	chb15_46.edf	629760	164874.0	164894.0	1	11	11
chb15	chb15_46.edf	632320	164884.0	164904.0	1	11	11
chb15	chb15_46.edf	634880	164894.0	164914.0	1	11	11
chb15	chb15_46.edf	637440	164904.0	164924.0	1	11	11
chb15	chb15_46.edf	640000	164914.0	164934.0	1	11	11
chb15	chb15_46.edf	642560	164924.0	164944.0	1	11	11
chb15	chb15_46.edf	645120	164934.0	164954.0	1	11	11
chb15	chb15_46.edf	647680	164944.0	164964.0	1	11	11
chb15	chb15_46.edf	650240	164954.0	164974.0	1	11	11
chb15	chb15_46.edf	652800	164964.0	164984.0	1	11	11
chb15	chb15_46.edf	655360	164974.0	164994.0	1	11	11
chb15	chb15_46.edf	657920	164984.0	165004.0	1	11	11
chb15	chb15_46.edf	660480	164994.0	165014.0	1	11	11
chb15	chb15_46.edf	663040	165004.0	165024.0	1	11	11
chb15	chb15_46.edf	665600	165014.0	165034.0	1	11	11
chb15	chb15_46.edf	668160	165024.0	165044.0	1	11	11
chb15	chb15_46.edf	670720	165034.0	165054.0	1	11	11
chb15	chb15_46.edf	673280	165044.0	165064.0	1	11	11
chb15	chb15_46.edf	675840	165054.0	165074.0	1	11	11
chb15	chb15_46.edf	678400	165064.0	165084.0	1	11	11
chb15	chb15_46.edf	680960	165074.0	165094.0	1	11	11
chb15	chb15_46.edf	683520	165084.0	165104.0	1	11	11
chb15	chb15_46.edf	686080	165094.0	165114.0	1	11	11
chb15	chb15_46.edf	688640	165104.0	165124.0	1	11	11
chb15	chb15_46.edf	691200	165114.0	165134.0	1	11	11
chb15	chb15_46.edf	693760	165124.0	165144.0	1	11	11
chb15	chb15_46.edf	696320	165134.0	165154.0	1	11	11
chb15	chb15_46.edf	698880	165144.0	165164.0	1	11	11
chb15	chb15_46.edf	701440	165154.0	165174.0	1	11	11
chb15	chb15_46.edf	704000	165164.0	165184.0	1	11	11
chb15	chb15_46.edf	706560	165174.0	165194.0	1	11	11
chb15	chb15_46.edf	709120	165184.0	165204.0	1	11	11
chb15	chb15_46.edf	711680	165194.0	165214.0	1	11	11
chb15	chb15_46.edf	714240	165204.0	165224.0	1	11	11
chb15	chb15_46.edf	716800	165214.0	165234.0	1	11	11
chb15	chb15_46.edf	719360	165224.0	165244.0	1	11	11
chb15	chb15_46.edf	721920	165234.0	165254.0	1	11	11
chb15	chb15_46.edf	724480	165244.0	165264.0	1	11	11
chb15	chb15_46.edf	727040	165254.0	165274.0	1	11	11
chb15	chb15_46.edf	729600	165264.0	165284.0	1	11	11
chb15	chb15_46.edf	732160	165274.0	165294.0	1	11	11
chb15	chb15_46.edf	734720	165284.0	165304.0	1	11	11
chb15	chb15_46.edf	737280	165294.0	165314.0	1	11	11
chb15	chb15_46.edf	739840	165304.0	165324.0	1	11	11
chb15	chb15_46.edf	742400	165314.0	165334.0	1	11	11
chb15	chb15_46.edf	744960	165324.0	165344.0	1	11	11
chb15	chb15_46.edf	747520	165334.0	165354.0	1	11	11
chb15	chb15_46.edf	750080	165344.0	165364.0	1	11	11
chb15	chb15_46.edf	752640	165354.0	165374.0	1	11	11
chb15	chb15_46.edf	755200	165364.0	165384.0	1	11	11
chb15	chb15_46.edf	757760	165374.0	165394.0	1	11	11
chb15	chb15_46.edf	760320	165384.0	165404.0	1	11	11
chb15	chb15_46.edf	762880	165394.0	165414.0	1	11	11
chb15	chb15_46.edf	765440	165404.0	165424.0	1	11	11
chb15	chb15_46.edf	768000	165414.0	165434.0	1	11	11
chb15	chb15_61.edf	0	217070.0	217090.0	0	-1
chb15	chb15_61.edf	76800	217370.0	217390.0	0	-1
chb15	chb15_61.edf	153600	217670.0	217690.0	0	-1
chb15	chb15_61.edf	230400	217970.0	217990.0	0	-1
chb15	chb15_61.edf	307200	218270.0	218290.0	0	-1
chb15	chb15_61.edf	384000	218570.0	218590.0	0	-1
chb15	chb15_61.edf	460800	218870.0	218890.0	0	-1
chb15	chb15_61.edf	537600	219170.0	219190.0	0	-1
chb15	chb15_61.edf	614400	219470.0	219490.0	0	-1
chb15	chb15_61.edf	616960	219480.0	219500.0	0	-1
chb15	chb15_61.edf	619520	219490.0	219510.0	0	-1
chb15	chb15_61.edf	622080	219500.0	219520.0	0	-1
chb15	chb15_61.edf	624640	219510.0	219530.0	0	-1
chb15	chb15_61.edf	627200	219520.0	219540.0	0	-1
chb15	chb15_61.edf	629760	219530.0	219550.0	0	-1
chb15	chb15_61.edf	632320	219540.0	219560.0	0	-1
chb15	chb15_61.edf	634880	219550.0	219570.0	0	-1
chb15	chb15_61.edf	637440	219560.0	219580.0	0	-1
chb15	chb15_61.edf	640000	219570.0	219590.0	0	-1
chb15	chb15_61.edf	642560	219580.0	219600.0	0	-1
chb15	chb15_61.edf	645120	219590.0	219610.0	0	-1
chb15	chb15_61.edf	647680	219600.0	219620.0	0	-1
chb15	chb15_61.edf	655360	219630.0	219650.0	1	19	19
chb15	chb15_61.edf	657920	219640.0	219660.0	1	19	19
chb15	chb15_61.edf	660480	219650.0	219670.0	1	19	19
chb15	chb15_61.edf	663040	219660.0	219680.0	1	19	19
chb15	chb15_61.edf	665600	219670.0	219690.0	1	19	19
chb15	chb15_61.edf	668160	219680.0	219700.0	1	19	19
chb15	chb15_61.edf	670720	219690.0	219710.0	1	19	19
chb15	chb15_61.edf	673280	219700.0	219720.0	1	19	19
chb15	chb15_61.edf	675840	219710.0	219730.0	1	19	19
chb15	chb15_61.edf	678400	219720.0	219740.0	1	19	19
chb15	chb15_61.edf	680960	219730.0	219750.0	1	19	19
chb15	chb15_61.edf	683520	219740.0	219760.0	1	19	19
chb15	chb15_61.edf	686080	219750.0	219770.0	1	19	19
chb15	chb15_61.edf	688640	219760.0	219780.0	1	19	19
chb15	chb15_61.edf	691200	219770.0	219790.0	1	19	19
chb15	chb15_61.edf	693760	219780.0	219800.0	1	19	19
chb15	chb15_61.edf	696320	219790.0	219810.0	1	19	19
chb15	chb15_61.edf	698880	219800.0	219820.0	1	19	19
chb15	chb15_61.edf	701440	219810.0	219830.0	1	19	19
chb15	chb15_61.edf	704000	219820.0	219840.0	1	19	19
chb15	chb15_61.edf	706560	219830.0	219850.0	1	19	19
chb15	chb15_61.edf	709120	219840.0	219860.0	1	19	19
chb15	chb15_61.edf	711680	219850.0	219870.0	1	19	19
chb15	chb15_61.edf	714240	219860.0	219880.0	1	19	19
chb15	chb15_61.edf	716800	219870.0	219890.0	1	19	19
chb15	chb15_61.edf	719360	219880.0	219900.0	1	19	19
chb15	chb15_61.edf	721920	219890.0	219910.0	1	19	19
chb15	chb15_61.edf	724480	219900.0	219920.0	1	19	19
chb15	chb15_61.edf	727040	219910.0	219930.0	1	19	19
chb15	chb15_61.edf	729600	219920.0	219940.0	1	19	19
chb15	chb15_61.edf	732160	219930.0	219950.0	1	19	19
chb15	chb15_61.edf	734720	219940.0	219960.0	1	19	19
chb15	chb15_61.edf	737280	219950.0	219970.0	1	19	19
chb15	chb15_61.edf	739840	219960.0	219980.0	1	19	19
chb15	chb15_61.edf	742400	219970.0	219990.0	1	19	19
chb15	chb15_61.edf	744960	219980.0	220000.0	1	19	19
chb15	chb15_61.edf	747520	219990.0	220010.0	1	19	19
chb15	chb15_61.edf	750080	220000.0	220020.0	1	19	19
chb15	chb15_61.edf	752640	220010.0	220030.0	1	19	19
chb15	chb15_61.edf	755200	220020.0	220040.0	1	19	19
chb15	chb15_61.edf	757760	220030.0	220050.0	1	19	19
chb15	chb15_61.edf	760320	220040.0	220060.0	1	19	19
chb15	chb15_61.edf	762880	220050.0	220070.0	1	19	19
chb15	chb15_61.edf	765440	220060.0	220080.0	1	19	19
chb15	chb15_61.edf	768000	220070.0	220090.0	1	19	19
chb15	chb15_61.edf	770560	220080.0	220100.0	1	19	19
chb15	chb15_61.edf	773120	220090.0	220110.0	1	19	19
chb15	chb15_61.edf	775680	220100.0	220120.0	1	19	19
chb15	chb15_61.edf	778240	220110.0	220130.0	1	19	19
chb15	chb15_61.edf	780800	220120.0	220140.0	1	19	19
chb15	chb15_61.edf	783360	220130.0	220150.0	1	19	19
chb15	chb15_61.edf	785920	220140.0	220160.0	1	19	19
chb15	chb15_61.edf	788480	220150.0	220170.0	1	19	19
chb15	chb15_61.edf	791040	220160.0	220180.0	1	19	19
chb15	chb15_61.edf	793600	220170.0	220190.0	1	19	19
chb15	chb15_61.edf	796160	220180.0	220200.0	1	19	19
chb15	chb15_61.edf	798720	220190.0	220210.0	1	19	19
chb15	chb15_61.edf	801280	220200.0	220220.0	1	19	19
chb15	chb15_61.edf	803840	220210.0	220230.0	1	19	19
chb15	chb15_61.edf	806400	220220.0	220240.0	1	19	19
chb15	chb15_61.edf	808960	220230.0	220250.0	1	19	19
chb15	chb15_61.edf	811520	220240.0	220260.0	1	19	19
chb15	chb15_61.edf	814080	220250.0	220270.0	1	19	19
chb15	chb15_61.edf	816640	220260.0	220280.0	1	19	19
chb15	chb15_61.edf	819200	220270.0	220290.0	1	19	19
chb15	chb15_61.edf	821760	220280.0	220300.0	1	19	19
chb15	chb15_61.edf	824320	220290.0	220310.0	1	19	19
chb15	chb15_61.edf	826880	220300.0	220320.0	1	19	19
chb15	chb15_61.edf	829440	220310.0	220330.0	1	19	19
chb15	chb15_61.edf	832000	220320.0	220340.0	1	19	19
chb15	chb15_61.edf	834560	220330.0	220350.0	1	19	19
chb15	chb15_61.edf	837120	220340.0	220360.0	1	19	19
chb15	chb15_61.edf	839680	220350.0	220370.0	1	19	19
chb15	chb15_61.edf	842240	220360.0	220380.0	1	19	19
chb15	chb15_61.edf	844800	220370.0	220390.0	1	19	19
chb15	chb15_61.edf	847360	220380.0	220400.0	1	19	19
chb15	chb15_61.edf	849920	220390.0	220410.0	1	19	19
chb15	chb15_61.edf	852480	220400.0	220420.0	1	19	19
chb15	chb15_61.edf	855040	220410.0	220430.0	1	19	19
chb15	chb15_61.edf	857600	220420.0	220440.0	1	19	19
chb15	chb15_61.edf	860160	220430.0	220450.0	1	19	19
chb15	chb15_61.edf	862720	220440.0	220460.0	1	19	19
chb15	chb15_61.edf	865280	220450.0	220470.0	1	19	19
chb15	chb15_61.edf	867840	220460.0	220480.0	1	19	19
chb15	chb15_61.edf	870400	220470.0	220490.0	1	19	19
chb15	chb15_61.edf	872960	220480.0	220500.0	1	19	19
chb15	chb15_61.edf	875520	220490.0	220510.0	1	19	19
chb15	chb15_61.edf	878080	220500.0	220520.0	1	19	19
chb15	chb15_61.edf	880640	220510.0	220530.0	1	19	19
chb15	chb15_61.edf	883200	220520.0	220540.0	1	19	19
chb15	chb15_61.edf	885760	220530.0	220550.0	1	19	19
chb15	chb15_61.edf	888320	220540.0	220560.0	1	19	19
chb15	chb15_61.edf	890880	220550.0	220570.0	1	19	19
chb15	chb15_61.edf	893440	220560.0	220580.0	1	19	19
chb15	chb15_61.edf	896000	220570.0	220590.0	1	19	19
chb15	chb15_61.edf	898560	220580.0	220600.0	1	19	19
chb15	chb15_61.edf	901120	220590.0	220610.0	1	19	19
chb15	chb15_61.edf	903680	220600.0	220620.0	1	19	19
chb15	chb15_61.edf	906240	220610.0	220630.0	1	19	19
chb15	chb15_61.edf	908800	220620.0	220640.0	1	19	19
chb15	chb15_61.edf	911360	220630.0	220650.0	1	19	19
chb15	chb15_61.edf	913920	220640.0	220660.0	1	19	19
chb15	chb15_61.edf	916480	220650.0	220670.0	1	19	19
chb15	chb15_62.edf	0	220677.0	220697.0	1	19	19
chb15	chb15_62.edf	2560	220687.0	220707.0	1	19	19
chb15	chb15_62.edf	5120	220697.0	220717.0	1	19	19
chb15	chb15_62.edf	7680	220707.0	220727.0	1	19	19
chb15	chb15_62.edf	10240	220717.0	220737.0	1	19	19
chb15	chb15_62.edf	12800	220727.0	220747.0	1	19	19
chb15	chb15_62.edf	15360	220737.0	220757.0	1	19	19
chb15	chb15_62.edf	17920	220747.0	220767.0	1	19	19
chb15	chb15_62.edf	20480	220757.0	220777.0	1	19	19
chb15	chb15_62.edf	23040	220767.0	220787.0	1	19	19
chb15	chb15_62.edf	25600	220777.0	220797.0	1	19	19
chb15	chb15_62.edf	28160	220787.0	220807.0	1	19	19
chb15	chb15_62.edf	30720	220797.0	220817.0	1	19	19
chb15	chb15_62.edf	33280	220807.0	220827.0	1	19	19
chb15	chb15_62.edf	35840	220817.0	220837.0	1	19	19
chb15	chb15_62.edf	38400	220827.0	220847.0	1	19	19
chb15	chb15_62.edf	40960	220837.0	220857.0	1	19	19
chb15	chb15_62.edf	43520	220847.0	220867.0	1	19	19
chb15	chb15_62.edf	46080	220857.0	220877.0	1	19	19
chb15	chb15_62.edf	48640	220867.0	220887.0	1	19	19
chb15	chb15_62.edf	51200	220877.0	220897.0	1	19	19
chb15	chb15_62.edf	53760	220887.0	220907.0	1	19	19
chb15	chb15_62.edf	56320	220897.0	220917.0	1	19	19
chb15	chb15_62.edf	58880	220907.0	220927.0	1	19	19
chb15	chb15_62.edf	61440	220917.0	220937.0	1	19	19
chb15	chb15_62.edf	64000	220927.0	220947.0	1	19	19
chb15	chb15_62.edf	66560	220937.0	220957.0	1	19	19
chb15	chb15_62.edf	69120	220947.0	220967.0	1	19	19
chb15	chb15_62.edf	71680	220957.0	220977.0	1	19	19
chb15	chb15_62.edf	74240	220967.0	220987.0	1	19	19
chb15	chb15_62.edf	76800	220977.0	220997.0	1	19	19
chb15	chb15_62.edf	79360	220987.0	221007.0	1	19	19
chb15	chb15_62.edf	81920	220997.0	221017.0	1	19	19
chb15	chb15_62.edf	84480	221007.0	221027.0	1	19	19
chb15	chb15_62.edf	87040	221017.0	221037.0	1	19	19
chb15	chb15_62.edf	89600	221027.0	221047.0	1	19	19
chb15	chb15_62.edf	92160	221037.0	221057.0	1	19	19
chb15	chb15_62.edf	94720	221047.0	221067.0	1	19	19
chb15	chb15_62.edf	97280	221057.0	221077.0	1	19	19
chb15	chb15_62.edf	99840	221067.0	221087.0	1	19	19
chb15	chb15_62.edf	102400	221077.0	221097.0	1	19	19
chb15	chb15_62.edf	104960	221087.0	221107.0	1	19	19
chb15	chb15_62.edf	107520	221097.0	221117.0	1	19	19
chb15	chb15_62.edf	110080	221107.0	221127.0	1	19	19
