## Supplementary material for "Same pipelines, different answers: how evaluation design shapes EEG seizure prediction": Reproducibility archive (code, manifests and predictions): chb16_candidates.csv

case	file	start_sample	start_s	end_s	label	event_id	event_ids
chb16	chb16_01.edf	0	0.0	20.0	0	-1
chb16	chb16_01.edf	76800	300.0	320.0	0	-1
chb16	chb16_01.edf	153600	600.0	620.0	0	-1
chb16	chb16_01.edf	230400	900.0	920.0	0	-1
chb16	chb16_01.edf	307200	1200.0	1220.0	0	-1
chb16	chb16_01.edf	384000	1500.0	1520.0	0	-1
chb16	chb16_01.edf	460800	1800.0	1820.0	0	-1
chb16	chb16_01.edf	537600	2100.0	2120.0	0	-1
chb16	chb16_01.edf	614400	2400.0	2420.0	0	-1
chb16	chb16_01.edf	691200	2700.0	2720.0	0	-1
chb16	chb16_01.edf	768000	3000.0	3020.0	0	-1
chb16	chb16_01.edf	844800	3300.0	3320.0	0	-1
chb16	chb16_02.edf	0	3603.0	3623.0	0	-1
chb16	chb16_02.edf	76800	3903.0	3923.0	0	-1
chb16	chb16_02.edf	153600	4203.0	4223.0	0	-1
chb16	chb16_02.edf	230400	4503.0	4523.0	0	-1
chb16	chb16_02.edf	307200	4803.0	4823.0	0	-1
chb16	chb16_02.edf	384000	5103.0	5123.0	0	-1
chb16	chb16_02.edf	460800	5403.0	5423.0	0	-1
chb16	chb16_02.edf	537600	5703.0	5723.0	0	-1
chb16	chb16_02.edf	614400	6003.0	6023.0	0	-1
chb16	chb16_02.edf	691200	6303.0	6323.0	0	-1
chb16	chb16_02.edf	768000	6603.0	6623.0	0	-1
chb16	chb16_02.edf	844800	6903.0	6923.0	0	-1
chb16	chb16_03.edf	0	7210.0	7230.0	0	-1
chb16	chb16_03.edf	76800	7510.0	7530.0	0	-1
chb16	chb16_03.edf	153600	7810.0	7830.0	0	-1
chb16	chb16_03.edf	230400	8110.0	8130.0	0	-1
chb16	chb16_03.edf	307200	8410.0	8430.0	0	-1
chb16	chb16_03.edf	384000	8710.0	8730.0	0	-1
chb16	chb16_03.edf	460800	9010.0	9030.0	0	-1
chb16	chb16_03.edf	537600	9310.0	9330.0	0	-1
chb16	chb16_03.edf	614400	9610.0	9630.0	0	-1
chb16	chb16_03.edf	691200	9910.0	9930.0	0	-1
chb16	chb16_03.edf	768000	10210.0	10230.0	0	-1
chb16	chb16_03.edf	844800	10510.0	10530.0	0	-1
chb16	chb16_04.edf	0	10816.0	10836.0	0	-1
chb16	chb16_04.edf	76800	11116.0	11136.0	0	-1
chb16	chb16_04.edf	153600	11416.0	11436.0	0	-1
chb16	chb16_04.edf	230400	11716.0	11736.0	0	-1
chb16	chb16_04.edf	307200	12016.0	12036.0	0	-1
chb16	chb16_04.edf	384000	12316.0	12336.0	0	-1
chb16	chb16_04.edf	460800	12616.0	12636.0	0	-1
chb16	chb16_04.edf	537600	12916.0	12936.0	0	-1
chb16	chb16_04.edf	614400	13216.0	13236.0	0	-1
chb16	chb16_04.edf	691200	13516.0	13536.0	0	-1
chb16	chb16_04.edf	768000	13816.0	13836.0	0	-1
chb16	chb16_04.edf	844800	14116.0	14136.0	0	-1
chb16	chb16_05.edf	0	14423.0	14443.0	0	-1
chb16	chb16_05.edf	76800	14723.0	14743.0	0	-1
chb16	chb16_05.edf	153600	15023.0	15043.0	0	-1
chb16	chb16_05.edf	230400	15323.0	15343.0	0	-1
chb16	chb16_05.edf	307200	15623.0	15643.0	0	-1
chb16	chb16_05.edf	384000	15923.0	15943.0	0	-1
chb16	chb16_05.edf	460800	16223.0	16243.0	0	-1
chb16	chb16_05.edf	537600	16523.0	16543.0	0	-1
chb16	chb16_05.edf	614400	16823.0	16843.0	0	-1
chb16	chb16_05.edf	691200	17123.0	17143.0	0	-1
chb16	chb16_05.edf	768000	17423.0	17443.0	0	-1
chb16	chb16_05.edf	844800	17723.0	17743.0	0	-1
chb16	chb16_06.edf	0	18030.0	18050.0	0	-1
chb16	chb16_06.edf	76800	18330.0	18350.0	0	-1
chb16	chb16_06.edf	153600	18630.0	18650.0	0	-1
chb16	chb16_06.edf	230400	18930.0	18950.0	0	-1
chb16	chb16_06.edf	307200	19230.0	19250.0	0	-1
chb16	chb16_06.edf	384000	19530.0	19550.0	0	-1
chb16	chb16_06.edf	460800	19830.0	19850.0	0	-1
chb16	chb16_06.edf	537600	20130.0	20150.0	0	-1
chb16	chb16_06.edf	614400	20430.0	20450.0	0	-1
chb16	chb16_06.edf	691200	20730.0	20750.0	0	-1
chb16	chb16_06.edf	768000	21030.0	21050.0	0	-1
chb16	chb16_06.edf	844800	21330.0	21350.0	0	-1
chb16	chb16_07.edf	0	21637.0	21657.0	0	-1
chb16	chb16_07.edf	76800	21937.0	21957.0	0	-1
chb16	chb16_07.edf	153600	22237.0	22257.0	0	-1
chb16	chb16_07.edf	230400	22537.0	22557.0	0	-1
chb16	chb16_07.edf	307200	22837.0	22857.0	0	-1
chb16	chb16_07.edf	384000	23137.0	23157.0	0	-1
chb16	chb16_07.edf	460800	23437.0	23457.0	0	-1
chb16	chb16_07.edf	537600	23737.0	23757.0	0	-1
chb16	chb16_07.edf	614400	24037.0	24057.0	0	-1
chb16	chb16_07.edf	691200	24337.0	24357.0	0	-1
chb16	chb16_07.edf	768000	24637.0	24657.0	0	-1
chb16	chb16_07.edf	844800	24937.0	24957.0	0	-1
chb16	chb16_08.edf	0	25244.0	25264.0	0	-1
chb16	chb16_08.edf	76800	25544.0	25564.0	0	-1
chb16	chb16_08.edf	153600	25844.0	25864.0	0	-1
chb16	chb16_08.edf	230400	26144.0	26164.0	0	-1
chb16	chb16_08.edf	307200	26444.0	26464.0	0	-1
chb16	chb16_08.edf	384000	26744.0	26764.0	0	-1
chb16	chb16_08.edf	460800	27044.0	27064.0	0	-1
chb16	chb16_08.edf	537600	27344.0	27364.0	0	-1
chb16	chb16_08.edf	614400	27644.0	27664.0	0	-1
chb16	chb16_08.edf	691200	27944.0	27964.0	0	-1
chb16	chb16_08.edf	768000	28244.0	28264.0	0	-1
chb16	chb16_08.edf	844800	28544.0	28564.0	0	-1
chb16	chb16_09.edf	0	28851.0	28871.0	0	-1
chb16	chb16_09.edf	76800	29151.0	29171.0	0	-1
chb16	chb16_09.edf	153600	29451.0	29471.0	0	-1
chb16	chb16_09.edf	230400	29751.0	29771.0	0	-1
chb16	chb16_09.edf	307200	30051.0	30071.0	0	-1
chb16	chb16_09.edf	384000	30351.0	30371.0	0	-1
chb16	chb16_09.edf	460800	30651.0	30671.0	0	-1
chb16	chb16_09.edf	537600	30951.0	30971.0	0	-1
chb16	chb16_09.edf	614400	31251.0	31271.0	0	-1
chb16	chb16_09.edf	691200	31551.0	31571.0	0	-1
chb16	chb16_09.edf	768000	31851.0	31871.0	0	-1
chb16	chb16_09.edf	844800	32151.0	32171.0	0	-1
chb16	chb16_10.edf	0	32458.0	32478.0	0	-1
chb16	chb16_10.edf	76800	32758.0	32778.0	0	-1
chb16	chb16_10.edf	79360	32768.0	32788.0	0	-1
chb16	chb16_10.edf	81920	32778.0	32798.0	0	-1
chb16	chb16_10.edf	84480	32788.0	32808.0	0	-1
chb16	chb16_10.edf	87040	32798.0	32818.0	0	-1
chb16	chb16_10.edf	89600	32808.0	32828.0	0	-1
chb16	chb16_10.edf	92160	32818.0	32838.0	0	-1
chb16	chb16_10.edf	94720	32828.0	32848.0	0	-1
chb16	chb16_10.edf	97280	32838.0	32858.0	0	-1
chb16	chb16_10.edf	99840	32848.0	32868.0	0	-1
chb16	chb16_10.edf	102400	32858.0	32878.0	0	-1
chb16	chb16_10.edf	104960	32868.0	32888.0	0	-1
chb16	chb16_10.edf	107520	32878.0	32898.0	0	-1
chb16	chb16_10.edf	110080	32888.0	32908.0	0	-1
chb16	chb16_10.edf	112640	32898.0	32918.0	0	-1
chb16	chb16_10.edf	115200	32908.0	32928.0	0	-1
chb16	chb16_10.edf	117760	32918.0	32938.0	0	-1
chb16	chb16_10.edf	120320	32928.0	32948.0	0	-1
chb16	chb16_10.edf	128000	32958.0	32978.0	1	0	0
chb16	chb16_10.edf	130560	32968.0	32988.0	1	0	0
chb16	chb16_10.edf	133120	32978.0	32998.0	1	0	0
chb16	chb16_10.edf	135680	32988.0	33008.0	1	0	0
chb16	chb16_10.edf	138240	32998.0	33018.0	1	0	0
chb16	chb16_10.edf	140800	33008.0	33028.0	1	0	0
chb16	chb16_10.edf	143360	33018.0	33038.0	1	0	0
chb16	chb16_10.edf	145920	33028.0	33048.0	1	0	0
chb16	chb16_10.edf	148480	33038.0	33058.0	1	0	0
chb16	chb16_10.edf	151040	33048.0	33068.0	1	0	0
chb16	chb16_10.edf	153600	33058.0	33078.0	1	0	0
chb16	chb16_10.edf	156160	33068.0	33088.0	1	0	0
chb16	chb16_10.edf	158720	33078.0	33098.0	1	0	0
chb16	chb16_10.edf	161280	33088.0	33108.0	1	0	0
chb16	chb16_10.edf	163840	33098.0	33118.0	1	0	0
chb16	chb16_10.edf	166400	33108.0	33128.0	1	0	0
chb16	chb16_10.edf	168960	33118.0	33138.0	1	0	0
chb16	chb16_10.edf	171520	33128.0	33148.0	1	0	0
chb16	chb16_10.edf	174080	33138.0	33158.0	1	0	0
chb16	chb16_10.edf	176640	33148.0	33168.0	1	0	0
chb16	chb16_10.edf	179200	33158.0	33178.0	1	0	0
chb16	chb16_10.edf	181760	33168.0	33188.0	1	0	0
chb16	chb16_10.edf	184320	33178.0	33198.0	1	0	0
chb16	chb16_10.edf	186880	33188.0	33208.0	1	0	0
chb16	chb16_10.edf	189440	33198.0	33218.0	1	0	0
chb16	chb16_10.edf	192000	33208.0	33228.0	1	0	0
chb16	chb16_10.edf	194560	33218.0	33238.0	1	0	0
chb16	chb16_10.edf	197120	33228.0	33248.0	1	0	0
chb16	chb16_10.edf	199680	33238.0	33258.0	1	0	0
chb16	chb16_10.edf	202240	33248.0	33268.0	1	0	0
chb16	chb16_10.edf	204800	33258.0	33278.0	1	0	0
chb16	chb16_10.edf	207360	33268.0	33288.0	1	0	0
chb16	chb16_10.edf	209920	33278.0	33298.0	1	0	0
chb16	chb16_10.edf	212480	33288.0	33308.0	1	0	0
chb16	chb16_10.edf	215040	33298.0	33318.0	1	0	0
chb16	chb16_10.edf	217600	33308.0	33328.0	1	0	0
chb16	chb16_10.edf	220160	33318.0	33338.0	1	0	0
chb16	chb16_10.edf	222720	33328.0	33348.0	1	0	0
chb16	chb16_10.edf	225280	33338.0	33358.0	1	0	0
chb16	chb16_10.edf	227840	33348.0	33368.0	1	0	0
chb16	chb16_10.edf	230400	33358.0	33378.0	1	0	0
chb16	chb16_10.edf	232960	33368.0	33388.0	1	0	0
chb16	chb16_10.edf	235520	33378.0	33398.0	1	0	0
chb16	chb16_10.edf	238080	33388.0	33408.0	1	0	0
chb16	chb16_10.edf	240640	33398.0	33418.0	1	0	0
chb16	chb16_10.edf	243200	33408.0	33428.0	1	0	0
chb16	chb16_10.edf	245760	33418.0	33438.0	1	0	0
chb16	chb16_10.edf	248320	33428.0	33448.0	1	0	0
chb16	chb16_10.edf	250880	33438.0	33458.0	1	0	0
chb16	chb16_10.edf	253440	33448.0	33468.0	1	0	0
chb16	chb16_10.edf	256000	33458.0	33478.0	1	0	0
chb16	chb16_10.edf	258560	33468.0	33488.0	1	0	0
chb16	chb16_10.edf	261120	33478.0	33498.0	1	0	0
chb16	chb16_10.edf	263680	33488.0	33508.0	1	0	0
chb16	chb16_10.edf	266240	33498.0	33518.0	1	0	0
chb16	chb16_10.edf	268800	33508.0	33528.0	1	0	0
chb16	chb16_10.edf	271360	33518.0	33538.0	1	0	0
chb16	chb16_10.edf	273920	33528.0	33548.0	1	0	0
chb16	chb16_10.edf	276480	33538.0	33558.0	1	0	0
chb16	chb16_10.edf	279040	33548.0	33568.0	1	0	0
chb16	chb16_10.edf	281600	33558.0	33578.0	1	0	0
chb16	chb16_10.edf	284160	33568.0	33588.0	1	0	0
chb16	chb16_10.edf	286720	33578.0	33598.0	1	0	0
chb16	chb16_10.edf	289280	33588.0	33608.0	1	0	0
chb16	chb16_10.edf	291840	33598.0	33618.0	1	0	0
chb16	chb16_10.edf	294400	33608.0	33628.0	1	0	0
chb16	chb16_10.edf	296960	33618.0	33638.0	1	0	0
chb16	chb16_10.edf	299520	33628.0	33648.0	1	0	0
chb16	chb16_10.edf	302080	33638.0	33658.0	1	0	0
chb16	chb16_10.edf	304640	33648.0	33668.0	1	0	0
chb16	chb16_10.edf	307200	33658.0	33678.0	1	0	0
chb16	chb16_10.edf	309760	33668.0	33688.0	1	0	0
chb16	chb16_10.edf	312320	33678.0	33698.0	1	0	0
chb16	chb16_10.edf	314880	33688.0	33708.0	1	0	0
chb16	chb16_10.edf	317440	33698.0	33718.0	1	0	0
chb16	chb16_10.edf	320000	33708.0	33728.0	1	0	0
chb16	chb16_10.edf	322560	33718.0	33738.0	1	0	0
chb16	chb16_10.edf	325120	33728.0	33748.0	1	0	0
chb16	chb16_10.edf	327680	33738.0	33758.0	1	0	0
chb16	chb16_10.edf	330240	33748.0	33768.0	1	0	0
chb16	chb16_10.edf	332800	33758.0	33778.0	1	0	0
chb16	chb16_10.edf	335360	33768.0	33788.0	1	0	0
chb16	chb16_10.edf	337920	33778.0	33798.0	1	0	0
chb16	chb16_10.edf	340480	33788.0	33808.0	1	0	0
chb16	chb16_10.edf	343040	33798.0	33818.0	1	0	0
chb16	chb16_10.edf	345600	33808.0	33828.0	1	0	0
chb16	chb16_10.edf	348160	33818.0	33838.0	1	0	0
chb16	chb16_10.edf	350720	33828.0	33848.0	1	0	0
chb16	chb16_10.edf	353280	33838.0	33858.0	1	0	0
chb16	chb16_10.edf	355840	33848.0	33868.0	1	0	0
chb16	chb16_10.edf	358400	33858.0	33878.0	1	0	0
chb16	chb16_10.edf	360960	33868.0	33888.0	1	0	0
chb16	chb16_10.edf	363520	33878.0	33898.0	1	0	0
chb16	chb16_10.edf	366080	33888.0	33908.0	1	0	0
chb16	chb16_10.edf	368640	33898.0	33918.0	1	0	0
chb16	chb16_10.edf	371200	33908.0	33928.0	1	0	0
chb16	chb16_10.edf	373760	33918.0	33938.0	1	0	0
chb16	chb16_10.edf	376320	33928.0	33948.0	1	0	0
chb16	chb16_10.edf	378880	33938.0	33958.0	1	0	0
chb16	chb16_10.edf	381440	33948.0	33968.0	1	0	0
chb16	chb16_10.edf	384000	33958.0	33978.0	1	0	0
chb16	chb16_10.edf	386560	33968.0	33988.0	1	0	0
chb16	chb16_10.edf	389120	33978.0	33998.0	1	0	0
chb16	chb16_10.edf	391680	33988.0	34008.0	1	0	0
chb16	chb16_10.edf	394240	33998.0	34018.0	1	0	0
chb16	chb16_10.edf	396800	34008.0	34028.0	1	0	0
chb16	chb16_10.edf	399360	34018.0	34038.0	1	0	0
chb16	chb16_10.edf	401920	34028.0	34048.0	1	0	0
chb16	chb16_10.edf	404480	34038.0	34058.0	1	0	0
chb16	chb16_10.edf	407040	34048.0	34068.0	1	0	0
chb16	chb16_10.edf	409600	34058.0	34078.0	1	0	0
chb16	chb16_10.edf	412160	34068.0	34088.0	1	0	0
chb16	chb16_10.edf	414720	34078.0	34098.0	1	0	0
chb16	chb16_10.edf	417280	34088.0	34108.0	1	0	0
chb16	chb16_10.edf	419840	34098.0	34118.0	1	0	0
chb16	chb16_10.edf	422400	34108.0	34128.0	1	0	0
chb16	chb16_10.edf	424960	34118.0	34138.0	1	0	0
chb16	chb16_10.edf	427520	34128.0	34148.0	1	0	0
chb16	chb16_10.edf	430080	34138.0	34158.0	1	0	0
chb16	chb16_10.edf	432640	34148.0	34168.0	1	0	0
chb16	chb16_10.edf	435200	34158.0	34178.0	1	0	0
chb16	chb16_10.edf	437760	34168.0	34188.0	1	0	0
chb16	chb16_10.edf	440320	34178.0	34198.0	1	0	0
chb16	chb16_10.edf	442880	34188.0	34208.0	1	0	0
chb16	chb16_10.edf	445440	34198.0	34218.0	1	0	0
chb16	chb16_10.edf	448000	34208.0	34228.0	1	0	0
chb16	chb16_10.edf	450560	34218.0	34238.0	1	0	0
chb16	chb16_10.edf	453120	34228.0	34248.0	1	0	0
chb16	chb16_10.edf	455680	34238.0	34258.0	1	0	0
chb16	chb16_10.edf	458240	34248.0	34268.0	1	0	0
chb16	chb16_10.edf	460800	34258.0	34278.0	1	0	0
chb16	chb16_10.edf	463360	34268.0	34288.0	1	0	0
chb16	chb16_10.edf	465920	34278.0	34298.0	1	0	0
chb16	chb16_10.edf	468480	34288.0	34308.0	1	0	0
chb16	chb16_10.edf	471040	34298.0	34318.0	1	0	0
chb16	chb16_10.edf	473600	34308.0	34328.0	1	0	0
chb16	chb16_10.edf	476160	34318.0	34338.0	1	0	0
chb16	chb16_10.edf	478720	34328.0	34348.0	1	0	0
chb16	chb16_10.edf	481280	34338.0	34358.0	1	0	0
chb16	chb16_10.edf	483840	34348.0	34368.0	1	0	0
chb16	chb16_10.edf	486400	34358.0	34378.0	1	0	0
chb16	chb16_10.edf	488960	34368.0	34388.0	1	0	0
chb16	chb16_10.edf	491520	34378.0	34398.0	1	0	0
chb16	chb16_10.edf	494080	34388.0	34408.0	1	0	0
chb16	chb16_10.edf	496640	34398.0	34418.0	1	0	0
chb16	chb16_10.edf	499200	34408.0	34428.0	1	0	0
chb16	chb16_10.edf	501760	34418.0	34438.0	1	0	0
chb16	chb16_10.edf	504320	34428.0	34448.0	1	0	0
