## Supplementary material for "Same pipelines, different answers: how evaluation design shapes EEG seizure prediction": Reproducibility archive (code, manifests and predictions): chb17_before_flatline.csv

case	file	start_sample	start_s	end_s	label	event_id	event_ids
chb17	chb17a_03.edf	0	0.0	20.0	0	-1
chb17	chb17a_03.edf	76800	300.0	320.0	0	-1
chb17	chb17a_03.edf	79360	310.0	330.0	0	-1
chb17	chb17a_03.edf	81920	320.0	340.0	0	-1
chb17	chb17a_03.edf	84480	330.0	350.0	0	-1
chb17	chb17a_03.edf	87040	340.0	360.0	0	-1
chb17	chb17a_03.edf	89600	350.0	370.0	0	-1
chb17	chb17a_03.edf	92160	360.0	380.0	0	-1
chb17	chb17a_03.edf	94720	370.0	390.0	0	-1
chb17	chb17a_03.edf	97280	380.0	400.0	0	-1
chb17	chb17a_03.edf	99840	390.0	410.0	0	-1
chb17	chb17a_03.edf	102400	400.0	420.0	0	-1
chb17	chb17a_03.edf	104960	410.0	430.0	0	-1
chb17	chb17a_03.edf	107520	420.0	440.0	0	-1
chb17	chb17a_03.edf	110080	430.0	450.0	0	-1
chb17	chb17a_03.edf	112640	440.0	460.0	0	-1
chb17	chb17a_03.edf	115200	450.0	470.0	0	-1
chb17	chb17a_03.edf	117760	460.0	480.0	0	-1
chb17	chb17a_03.edf	125440	490.0	510.0	1	0	0
chb17	chb17a_03.edf	128000	500.0	520.0	1	0	0
chb17	chb17a_03.edf	130560	510.0	530.0	1	0	0
chb17	chb17a_03.edf	133120	520.0	540.0	1	0	0
chb17	chb17a_03.edf	135680	530.0	550.0	1	0	0
chb17	chb17a_03.edf	138240	540.0	560.0	1	0	0
chb17	chb17a_03.edf	140800	550.0	570.0	1	0	0
chb17	chb17a_03.edf	143360	560.0	580.0	1	0	0
chb17	chb17a_03.edf	145920	570.0	590.0	1	0	0
chb17	chb17a_03.edf	148480	580.0	600.0	1	0	0
chb17	chb17a_03.edf	151040	590.0	610.0	1	0	0
chb17	chb17a_03.edf	153600	600.0	620.0	1	0	0
chb17	chb17a_03.edf	156160	610.0	630.0	1	0	0
chb17	chb17a_03.edf	158720	620.0	640.0	1	0	0
chb17	chb17a_03.edf	161280	630.0	650.0	1	0	0
chb17	chb17a_03.edf	163840	640.0	660.0	1	0	0
chb17	chb17a_03.edf	166400	650.0	670.0	1	0	0
chb17	chb17a_03.edf	168960	660.0	680.0	1	0	0
chb17	chb17a_03.edf	171520	670.0	690.0	1	0	0
chb17	chb17a_03.edf	174080	680.0	700.0	1	0	0
chb17	chb17a_03.edf	176640	690.0	710.0	1	0	0
chb17	chb17a_03.edf	179200	700.0	720.0	1	0	0
chb17	chb17a_03.edf	181760	710.0	730.0	1	0	0
chb17	chb17a_03.edf	184320	720.0	740.0	1	0	0
chb17	chb17a_03.edf	186880	730.0	750.0	1	0	0
chb17	chb17a_03.edf	189440	740.0	760.0	1	0	0
chb17	chb17a_03.edf	192000	750.0	770.0	1	0	0
chb17	chb17a_03.edf	194560	760.0	780.0	1	0	0
chb17	chb17a_03.edf	197120	770.0	790.0	1	0	0
chb17	chb17a_03.edf	199680	780.0	800.0	1	0	0
chb17	chb17a_03.edf	202240	790.0	810.0	1	0	0
chb17	chb17a_03.edf	204800	800.0	820.0	1	0	0
chb17	chb17a_03.edf	207360	810.0	830.0	1	0	0
chb17	chb17a_03.edf	209920	820.0	840.0	1	0	0
chb17	chb17a_03.edf	212480	830.0	850.0	1	0	0
chb17	chb17a_03.edf	215040	840.0	860.0	1	0	0
chb17	chb17a_03.edf	217600	850.0	870.0	1	0	0
chb17	chb17a_03.edf	220160	860.0	880.0	1	0	0
chb17	chb17a_03.edf	222720	870.0	890.0	1	0	0
chb17	chb17a_03.edf	225280	880.0	900.0	1	0	0
chb17	chb17a_03.edf	227840	890.0	910.0	1	0	0
chb17	chb17a_03.edf	230400	900.0	920.0	1	0	0
chb17	chb17a_03.edf	232960	910.0	930.0	1	0	0
chb17	chb17a_03.edf	235520	920.0	940.0	1	0	0
chb17	chb17a_03.edf	238080	930.0	950.0	1	0	0
chb17	chb17a_03.edf	240640	940.0	960.0	1	0	0
chb17	chb17a_03.edf	243200	950.0	970.0	1	0	0
chb17	chb17a_03.edf	245760	960.0	980.0	1	0	0
chb17	chb17a_03.edf	248320	970.0	990.0	1	0	0
chb17	chb17a_03.edf	250880	980.0	1000.0	1	0	0
chb17	chb17a_03.edf	253440	990.0	1010.0	1	0	0
chb17	chb17a_03.edf	256000	1000.0	1020.0	1	0	0
chb17	chb17a_03.edf	258560	1010.0	1030.0	1	0	0
chb17	chb17a_03.edf	261120	1020.0	1040.0	1	0	0
chb17	chb17a_03.edf	263680	1030.0	1050.0	1	0	0
chb17	chb17a_03.edf	266240	1040.0	1060.0	1	0	0
chb17	chb17a_03.edf	268800	1050.0	1070.0	1	0	0
chb17	chb17a_03.edf	271360	1060.0	1080.0	1	0	0
chb17	chb17a_03.edf	273920	1070.0	1090.0	1	0	0
chb17	chb17a_03.edf	276480	1080.0	1100.0	1	0	0
chb17	chb17a_03.edf	279040	1090.0	1110.0	1	0	0
chb17	chb17a_03.edf	281600	1100.0	1120.0	1	0	0
chb17	chb17a_03.edf	284160	1110.0	1130.0	1	0	0
chb17	chb17a_03.edf	286720	1120.0	1140.0	1	0	0
chb17	chb17a_03.edf	289280	1130.0	1150.0	1	0	0
chb17	chb17a_03.edf	291840	1140.0	1160.0	1	0	0
chb17	chb17a_03.edf	294400	1150.0	1170.0	1	0	0
chb17	chb17a_03.edf	296960	1160.0	1180.0	1	0	0
chb17	chb17a_03.edf	299520	1170.0	1190.0	1	0	0
chb17	chb17a_03.edf	302080	1180.0	1200.0	1	0	0
chb17	chb17a_03.edf	304640	1190.0	1210.0	1	0	0
chb17	chb17a_03.edf	307200	1200.0	1220.0	1	0	0
chb17	chb17a_03.edf	309760	1210.0	1230.0	1	0	0
chb17	chb17a_03.edf	312320	1220.0	1240.0	1	0	0
chb17	chb17a_03.edf	314880	1230.0	1250.0	1	0	0
chb17	chb17a_03.edf	317440	1240.0	1260.0	1	0	0
chb17	chb17a_03.edf	320000	1250.0	1270.0	1	0	0
chb17	chb17a_03.edf	322560	1260.0	1280.0	1	0	0
chb17	chb17a_03.edf	325120	1270.0	1290.0	1	0	0
chb17	chb17a_03.edf	327680	1280.0	1300.0	1	0	0
chb17	chb17a_03.edf	330240	1290.0	1310.0	1	0	0
chb17	chb17a_03.edf	332800	1300.0	1320.0	1	0	0
chb17	chb17a_03.edf	335360	1310.0	1330.0	1	0	0
chb17	chb17a_03.edf	337920	1320.0	1340.0	1	0	0
chb17	chb17a_03.edf	340480	1330.0	1350.0	1	0	0
chb17	chb17a_03.edf	343040	1340.0	1360.0	1	0	0
chb17	chb17a_03.edf	345600	1350.0	1370.0	1	0	0
chb17	chb17a_03.edf	348160	1360.0	1380.0	1	0	0
chb17	chb17a_03.edf	350720	1370.0	1390.0	1	0	0
chb17	chb17a_03.edf	353280	1380.0	1400.0	1	0	0
chb17	chb17a_03.edf	355840	1390.0	1410.0	1	0	0
chb17	chb17a_03.edf	358400	1400.0	1420.0	1	0	0
chb17	chb17a_03.edf	360960	1410.0	1430.0	1	0	0
chb17	chb17a_03.edf	363520	1420.0	1440.0	1	0	0
chb17	chb17a_03.edf	366080	1430.0	1450.0	1	0	0
chb17	chb17a_03.edf	368640	1440.0	1460.0	1	0	0
chb17	chb17a_03.edf	371200	1450.0	1470.0	1	0	0
chb17	chb17a_03.edf	373760	1460.0	1480.0	1	0	0
chb17	chb17a_03.edf	376320	1470.0	1490.0	1	0	0
chb17	chb17a_03.edf	378880	1480.0	1500.0	1	0	0
chb17	chb17a_03.edf	381440	1490.0	1510.0	1	0	0
chb17	chb17a_03.edf	384000	1500.0	1520.0	1	0	0
chb17	chb17a_03.edf	386560	1510.0	1530.0	1	0	0
chb17	chb17a_03.edf	389120	1520.0	1540.0	1	0	0
chb17	chb17a_03.edf	391680	1530.0	1550.0	1	0	0
chb17	chb17a_03.edf	394240	1540.0	1560.0	1	0	0
chb17	chb17a_03.edf	396800	1550.0	1570.0	1	0	0
chb17	chb17a_03.edf	399360	1560.0	1580.0	1	0	0
chb17	chb17a_03.edf	401920	1570.0	1590.0	1	0	0
chb17	chb17a_03.edf	404480	1580.0	1600.0	1	0	0
chb17	chb17a_03.edf	407040	1590.0	1610.0	1	0	0
chb17	chb17a_03.edf	409600	1600.0	1620.0	1	0	0
chb17	chb17a_03.edf	412160	1610.0	1630.0	1	0	0
chb17	chb17a_03.edf	414720	1620.0	1640.0	1	0	0
chb17	chb17a_03.edf	417280	1630.0	1650.0	1	0	0
chb17	chb17a_03.edf	419840	1640.0	1660.0	1	0	0
chb17	chb17a_03.edf	422400	1650.0	1670.0	1	0	0
chb17	chb17a_03.edf	424960	1660.0	1680.0	1	0	0
chb17	chb17a_03.edf	427520	1670.0	1690.0	1	0	0
chb17	chb17a_03.edf	430080	1680.0	1700.0	1	0	0
chb17	chb17a_03.edf	432640	1690.0	1710.0	1	0	0
chb17	chb17a_03.edf	435200	1700.0	1720.0	1	0	0
chb17	chb17a_03.edf	437760	1710.0	1730.0	1	0	0
chb17	chb17a_03.edf	440320	1720.0	1740.0	1	0	0
chb17	chb17a_03.edf	442880	1730.0	1750.0	1	0	0
chb17	chb17a_03.edf	445440	1740.0	1760.0	1	0	0
chb17	chb17a_03.edf	448000	1750.0	1770.0	1	0	0
chb17	chb17a_03.edf	450560	1760.0	1780.0	1	0	0
chb17	chb17a_03.edf	453120	1770.0	1790.0	1	0	0
chb17	chb17a_03.edf	455680	1780.0	1800.0	1	0	0
chb17	chb17a_03.edf	458240	1790.0	1810.0	1	0	0
chb17	chb17a_03.edf	460800	1800.0	1820.0	1	0	0
chb17	chb17a_03.edf	463360	1810.0	1830.0	1	0	0
chb17	chb17a_03.edf	465920	1820.0	1840.0	1	0	0
chb17	chb17a_03.edf	468480	1830.0	1850.0	1	0	0
chb17	chb17a_03.edf	471040	1840.0	1860.0	1	0	0
chb17	chb17a_03.edf	473600	1850.0	1870.0	1	0	0
chb17	chb17a_03.edf	476160	1860.0	1880.0	1	0	0
chb17	chb17a_03.edf	478720	1870.0	1890.0	1	0	0
chb17	chb17a_03.edf	481280	1880.0	1900.0	1	0	0
chb17	chb17a_03.edf	483840	1890.0	1910.0	1	0	0
chb17	chb17a_03.edf	486400	1900.0	1920.0	1	0	0
chb17	chb17a_03.edf	488960	1910.0	1930.0	1	0	0
chb17	chb17a_03.edf	491520	1920.0	1940.0	1	0	0
chb17	chb17a_03.edf	494080	1930.0	1950.0	1	0	0
chb17	chb17a_03.edf	496640	1940.0	1960.0	1	0	0
chb17	chb17a_03.edf	499200	1950.0	1970.0	1	0	0
chb17	chb17a_03.edf	501760	1960.0	1980.0	1	0	0
chb17	chb17a_08.edf	790016	21147.0	21167.0	0	-1
chb17	chb17a_08.edf	866816	21447.0	21467.0	0	-1
chb17	chb17b_57.edf	0	195103.0	195123.0	0	-1
chb17	chb17b_57.edf	76800	195403.0	195423.0	0	-1
chb17	chb17b_57.edf	153600	195703.0	195723.0	0	-1
chb17	chb17b_57.edf	230400	196003.0	196023.0	0	-1
chb17	chb17b_57.edf	307200	196303.0	196323.0	0	-1
chb17	chb17b_57.edf	384000	196603.0	196623.0	0	-1
chb17	chb17b_57.edf	460800	196903.0	196923.0	0	-1
chb17	chb17b_57.edf	537600	197203.0	197223.0	0	-1
chb17	chb17b_57.edf	614400	197503.0	197523.0	0	-1
chb17	chb17b_57.edf	691200	197803.0	197823.0	0	-1
chb17	chb17b_57.edf	768000	198103.0	198123.0	0	-1
chb17	chb17b_57.edf	844800	198403.0	198423.0	0	-1
chb17	chb17b_58.edf	0	198710.0	198730.0	0	-1
chb17	chb17b_58.edf	76800	199010.0	199030.0	0	-1
chb17	chb17b_58.edf	153600	199310.0	199330.0	0	-1
chb17	chb17b_58.edf	230400	199610.0	199630.0	0	-1
chb17	chb17b_58.edf	307200	199910.0	199930.0	0	-1
chb17	chb17b_58.edf	384000	200210.0	200230.0	0	-1
chb17	chb17b_58.edf	460800	200510.0	200530.0	0	-1
chb17	chb17b_58.edf	537600	200810.0	200830.0	0	-1
chb17	chb17b_58.edf	614400	201110.0	201130.0	0	-1
chb17	chb17b_58.edf	691200	201410.0	201430.0	0	-1
chb17	chb17b_58.edf	768000	201710.0	201730.0	0	-1
chb17	chb17b_58.edf	844800	202010.0	202030.0	0	-1
chb17	chb17b_59.edf	0	202317.0	202337.0	0	-1
chb17	chb17b_59.edf	76800	202617.0	202637.0	0	-1
chb17	chb17b_59.edf	153600	202917.0	202937.0	0	-1
chb17	chb17b_59.edf	230400	203217.0	203237.0	0	-1
chb17	chb17b_59.edf	307200	203517.0	203537.0	0	-1
chb17	chb17b_59.edf	384000	203817.0	203837.0	0	-1
chb17	chb17b_59.edf	460800	204117.0	204137.0	0	-1
chb17	chb17b_59.edf	537600	204417.0	204437.0	0	-1
chb17	chb17b_59.edf	614400	204717.0	204737.0	0	-1
chb17	chb17b_59.edf	691200	205017.0	205037.0	0	-1
chb17	chb17b_59.edf	768000	205317.0	205337.0	0	-1
chb17	chb17b_59.edf	844800	205617.0	205637.0	0	-1
chb17	chb17b_60.edf	0	205923.0	205943.0	0	-1
chb17	chb17b_60.edf	76800	206223.0	206243.0	0	-1
chb17	chb17b_60.edf	153600	206523.0	206543.0	0	-1
chb17	chb17b_60.edf	230400	206823.0	206843.0	0	-1
chb17	chb17b_60.edf	307200	207123.0	207143.0	0	-1
chb17	chb17b_60.edf	384000	207423.0	207443.0	0	-1
chb17	chb17b_60.edf	460800	207723.0	207743.0	0	-1
chb17	chb17b_60.edf	537600	208023.0	208043.0	0	-1
chb17	chb17b_60.edf	614400	208323.0	208343.0	0	-1
chb17	chb17b_60.edf	691200	208623.0	208643.0	0	-1
chb17	chb17b_60.edf	768000	208923.0	208943.0	0	-1
chb17	chb17b_60.edf	844800	209223.0	209243.0	0	-1
chb17	chb17b_63.edf	0	216744.0	216764.0	0	-1
chb17	chb17b_63.edf	76800	217044.0	217064.0	0	-1
chb17	chb17b_63.edf	153600	217344.0	217364.0	0	-1
chb17	chb17b_63.edf	230400	217644.0	217664.0	0	-1
chb17	chb17b_63.edf	307200	217944.0	217964.0	0	-1
chb17	chb17b_63.edf	309760	217954.0	217974.0	0	-1
chb17	chb17b_63.edf	312320	217964.0	217984.0	0	-1
chb17	chb17b_63.edf	314880	217974.0	217994.0	0	-1
chb17	chb17b_63.edf	317440	217984.0	218004.0	0	-1
chb17	chb17b_63.edf	320000	217994.0	218014.0	0	-1
chb17	chb17b_63.edf	322560	218004.0	218024.0	0	-1
chb17	chb17b_63.edf	325120	218014.0	218034.0	0	-1
chb17	chb17b_63.edf	327680	218024.0	218044.0	0	-1
chb17	chb17b_63.edf	330240	218034.0	218054.0	0	-1
chb17	chb17b_63.edf	332800	218044.0	218064.0	0	-1
chb17	chb17b_63.edf	335360	218054.0	218074.0	0	-1
chb17	chb17b_63.edf	343040	218084.0	218104.0	1	2	2
chb17	chb17b_63.edf	345600	218094.0	218114.0	1	2	2
chb17	chb17b_63.edf	348160	218104.0	218124.0	1	2	2
chb17	chb17b_63.edf	350720	218114.0	218134.0	1	2	2
chb17	chb17b_63.edf	353280	218124.0	218144.0	1	2	2
chb17	chb17b_63.edf	355840	218134.0	218154.0	1	2	2
chb17	chb17b_63.edf	358400	218144.0	218164.0	1	2	2
chb17	chb17b_63.edf	360960	218154.0	218174.0	1	2	2
chb17	chb17b_63.edf	363520	218164.0	218184.0	1	2	2
chb17	chb17b_63.edf	366080	218174.0	218194.0	1	2	2
chb17	chb17b_63.edf	368640	218184.0	218204.0	1	2	2
chb17	chb17b_63.edf	371200	218194.0	218214.0	1	2	2
chb17	chb17b_63.edf	373760	218204.0	218224.0	1	2	2
chb17	chb17b_63.edf	376320	218214.0	218234.0	1	2	2
chb17	chb17b_63.edf	378880	218224.0	218244.0	1	2	2
chb17	chb17b_63.edf	381440	218234.0	218254.0	1	2	2
chb17	chb17b_63.edf	384000	218244.0	218264.0	1	2	2
chb17	chb17b_63.edf	386560	218254.0	218274.0	1	2	2
chb17	chb17b_63.edf	389120	218264.0	218284.0	1	2	2
chb17	chb17b_63.edf	391680	218274.0	218294.0	1	2	2
chb17	chb17b_63.edf	394240	218284.0	218304.0	1	2	2
chb17	chb17b_63.edf	396800	218294.0	218314.0	1	2	2
chb17	chb17b_63.edf	399360	218304.0	218324.0	1	2	2
chb17	chb17b_63.edf	401920	218314.0	218334.0	1	2	2
chb17	chb17b_63.edf	404480	218324.0	218344.0	1	2	2
chb17	chb17b_63.edf	407040	218334.0	218354.0	1	2	2
chb17	chb17b_63.edf	409600	218344.0	218364.0	1	2	2
chb17	chb17b_63.edf	412160	218354.0	218374.0	1	2	2
chb17	chb17b_63.edf	414720	218364.0	218384.0	1	2	2
chb17	chb17b_63.edf	417280	218374.0	218394.0	1	2	2
chb17	chb17b_63.edf	419840	218384.0	218404.0	1	2	2
chb17	chb17b_63.edf	422400	218394.0	218414.0	1	2	2
chb17	chb17b_63.edf	424960	218404.0	218424.0	1	2	2
chb17	chb17b_63.edf	427520	218414.0	218434.0	1	2	2
chb17	chb17b_63.edf	430080	218424.0	218444.0	1	2	2
chb17	chb17b_63.edf	432640	218434.0	218454.0	1	2	2
chb17	chb17b_63.edf	435200	218444.0	218464.0	1	2	2
chb17	chb17b_63.edf	437760	218454.0	218474.0	1	2	2
chb17	chb17b_63.edf	440320	218464.0	218484.0	1	2	2
chb17	chb17b_63.edf	442880	218474.0	218494.0	1	2	2
chb17	chb17b_63.edf	445440	218484.0	218504.0	1	2	2
chb17	chb17b_63.edf	448000	218494.0	218514.0	1	2	2
chb17	chb17b_63.edf	450560	218504.0	218524.0	1	2	2
chb17	chb17b_63.edf	453120	218514.0	218534.0	1	2	2
chb17	chb17b_63.edf	455680	218524.0	218544.0	1	2	2
chb17	chb17b_63.edf	458240	218534.0	218554.0	1	2	2
chb17	chb17b_63.edf	460800	218544.0	218564.0	1	2	2
chb17	chb17b_63.edf	463360	218554.0	218574.0	1	2	2
chb17	chb17b_63.edf	465920	218564.0	218584.0	1	2	2
chb17	chb17b_63.edf	468480	218574.0	218594.0	1	2	2
chb17	chb17b_63.edf	471040	218584.0	218604.0	1	2	2
chb17	chb17b_63.edf	473600	218594.0	218614.0	1	2	2
chb17	chb17b_63.edf	476160	218604.0	218624.0	1	2	2
chb17	chb17b_63.edf	478720	218614.0	218634.0	1	2	2
chb17	chb17b_63.edf	481280	218624.0	218644.0	1	2	2
chb17	chb17b_63.edf	483840	218634.0	218654.0	1	2	2
chb17	chb17b_63.edf	486400	218644.0	218664.0	1	2	2
chb17	chb17b_63.edf	488960	218654.0	218674.0	1	2	2
chb17	chb17b_63.edf	491520	218664.0	218684.0	1	2	2
chb17	chb17b_63.edf	494080	218674.0	218694.0	1	2	2
chb17	chb17b_63.edf	496640	218684.0	218704.0	1	2	2
chb17	chb17b_63.edf	499200	218694.0	218714.0	1	2	2
chb17	chb17b_63.edf	501760	218704.0	218724.0	1	2	2
chb17	chb17b_63.edf	504320	218714.0	218734.0	1	2	2
chb17	chb17b_63.edf	506880	218724.0	218744.0	1	2	2
chb17	chb17b_63.edf	509440	218734.0	218754.0	1	2	2
chb17	chb17b_63.edf	512000	218744.0	218764.0	1	2	2
chb17	chb17b_63.edf	514560	218754.0	218774.0	1	2	2
chb17	chb17b_63.edf	517120	218764.0	218784.0	1	2	2
chb17	chb17b_63.edf	519680	218774.0	218794.0	1	2	2
chb17	chb17b_63.edf	522240	218784.0	218804.0	1	2	2
chb17	chb17b_63.edf	524800	218794.0	218814.0	1	2	2
chb17	chb17b_63.edf	527360	218804.0	218824.0	1	2	2
chb17	chb17b_63.edf	529920	218814.0	218834.0	1	2	2
chb17	chb17b_63.edf	532480	218824.0	218844.0	1	2	2
chb17	chb17b_63.edf	535040	218834.0	218854.0	1	2	2
chb17	chb17b_63.edf	537600	218844.0	218864.0	1	2	2
chb17	chb17b_63.edf	540160	218854.0	218874.0	1	2	2
chb17	chb17b_63.edf	542720	218864.0	218884.0	1	2	2
chb17	chb17b_63.edf	545280	218874.0	218894.0	1	2	2
chb17	chb17b_63.edf	547840	218884.0	218904.0	1	2	2
chb17	chb17b_63.edf	550400	218894.0	218914.0	1	2	2
chb17	chb17b_63.edf	552960	218904.0	218924.0	1	2	2
chb17	chb17b_63.edf	555520	218914.0	218934.0	1	2	2
chb17	chb17b_63.edf	558080	218924.0	218944.0	1	2	2
chb17	chb17b_63.edf	560640	218934.0	218954.0	1	2	2
chb17	chb17b_63.edf	563200	218944.0	218964.0	1	2	2
chb17	chb17b_63.edf	565760	218954.0	218974.0	1	2	2
chb17	chb17b_63.edf	568320	218964.0	218984.0	1	2	2
chb17	chb17b_63.edf	570880	218974.0	218994.0	1	2	2
chb17	chb17b_63.edf	573440	218984.0	219004.0	1	2	2
chb17	chb17b_63.edf	576000	218994.0	219014.0	1	2	2
chb17	chb17b_63.edf	578560	219004.0	219024.0	1	2	2
chb17	chb17b_63.edf	581120	219014.0	219034.0	1	2	2
chb17	chb17b_63.edf	583680	219024.0	219044.0	1	2	2
chb17	chb17b_63.edf	586240	219034.0	219054.0	1	2	2
chb17	chb17b_63.edf	588800	219044.0	219064.0	1	2	2
chb17	chb17b_63.edf	591360	219054.0	219074.0	1	2	2
chb17	chb17b_63.edf	593920	219064.0	219084.0	1	2	2
chb17	chb17b_63.edf	596480	219074.0	219094.0	1	2	2
chb17	chb17b_63.edf	599040	219084.0	219104.0	1	2	2
chb17	chb17b_63.edf	601600	219094.0	219114.0	1	2	2
chb17	chb17b_63.edf	604160	219104.0	219124.0	1	2	2
chb17	chb17b_63.edf	606720	219114.0	219134.0	1	2	2
chb17	chb17b_63.edf	609280	219124.0	219144.0	1	2	2
chb17	chb17b_63.edf	611840	219134.0	219154.0	1	2	2
chb17	chb17b_63.edf	614400	219144.0	219164.0	1	2	2
chb17	chb17b_63.edf	616960	219154.0	219174.0	1	2	2
chb17	chb17b_63.edf	619520	219164.0	219184.0	1	2	2
chb17	chb17b_63.edf	622080	219174.0	219194.0	1	2	2
chb17	chb17b_63.edf	624640	219184.0	219204.0	1	2	2
chb17	chb17b_63.edf	627200	219194.0	219214.0	1	2	2
chb17	chb17b_63.edf	629760	219204.0	219224.0	1	2	2
chb17	chb17b_63.edf	632320	219214.0	219234.0	1	2	2
chb17	chb17b_63.edf	634880	219224.0	219244.0	1	2	2
chb17	chb17b_63.edf	637440	219234.0	219254.0	1	2	2
chb17	chb17b_63.edf	640000	219244.0	219264.0	1	2	2
chb17	chb17b_63.edf	642560	219254.0	219274.0	1	2	2
chb17	chb17b_63.edf	645120	219264.0	219284.0	1	2	2
chb17	chb17b_63.edf	647680	219274.0	219294.0	1	2	2
chb17	chb17b_63.edf	650240	219284.0	219304.0	1	2	2
chb17	chb17b_63.edf	652800	219294.0	219314.0	1	2	2
chb17	chb17b_63.edf	655360	219304.0	219324.0	1	2	2
chb17	chb17b_63.edf	657920	219314.0	219334.0	1	2	2
chb17	chb17b_63.edf	660480	219324.0	219344.0	1	2	2
chb17	chb17b_63.edf	663040	219334.0	219354.0	1	2	2
chb17	chb17b_63.edf	665600	219344.0	219364.0	1	2	2
chb17	chb17b_63.edf	668160	219354.0	219374.0	1	2	2
chb17	chb17b_63.edf	670720	219364.0	219384.0	1	2	2
chb17	chb17b_63.edf	673280	219374.0	219394.0	1	2	2
chb17	chb17b_63.edf	675840	219384.0	219404.0	1	2	2
chb17	chb17b_63.edf	678400	219394.0	219414.0	1	2	2
chb17	chb17b_63.edf	680960	219404.0	219424.0	1	2	2
chb17	chb17b_63.edf	683520	219414.0	219434.0	1	2	2
chb17	chb17b_63.edf	686080	219424.0	219444.0	1	2	2
chb17	chb17b_63.edf	688640	219434.0	219454.0	1	2	2
chb17	chb17b_63.edf	691200	219444.0	219464.0	1	2	2
chb17	chb17b_63.edf	693760	219454.0	219474.0	1	2	2
chb17	chb17b_63.edf	696320	219464.0	219484.0	1	2	2
chb17	chb17b_63.edf	698880	219474.0	219494.0	1	2	2
chb17	chb17b_63.edf	701440	219484.0	219504.0	1	2	2
chb17	chb17b_63.edf	704000	219494.0	219514.0	1	2	2
chb17	chb17b_63.edf	706560	219504.0	219524.0	1	2	2
chb17	chb17b_63.edf	709120	219514.0	219534.0	1	2	2
chb17	chb17b_63.edf	711680	219524.0	219544.0	1	2	2
chb17	chb17b_63.edf	714240	219534.0	219554.0	1	2	2
chb17	chb17b_63.edf	716800	219544.0	219564.0	1	2	2
chb17	chb17b_63.edf	719360	219554.0	219574.0	1	2	2
chb17	chb17b_68.edf	200448	234368.0	234388.0	0	-1
chb17	chb17b_68.edf	277248	234668.0	234688.0	0	-1
chb17	chb17b_68.edf	354048	234968.0	234988.0	0	-1
chb17	chb17b_68.edf	430848	235268.0	235288.0	0	-1
chb17	chb17b_68.edf	507648	235568.0	235588.0	0	-1
chb17	chb17b_68.edf	584448	235868.0	235888.0	0	-1
chb17	chb17b_68.edf	661248	236168.0	236188.0	0	-1
chb17	chb17b_68.edf	738048	236468.0	236488.0	0	-1
chb17	chb17b_68.edf	814848	236768.0	236788.0	0	-1
chb17	chb17b_68.edf	891648	237068.0	237088.0	0	-1
chb17	chb17b_69.edf	0	237192.0	237212.0	0	-1
chb17	chb17b_69.edf	76800	237492.0	237512.0	0	-1
chb17	chb17b_69.edf	153600	237792.0	237812.0	0	-1
chb17	chb17b_69.edf	230400	238092.0	238112.0	0	-1
chb17	chb17b_69.edf	307200	238392.0	238412.0	0	-1
chb17	chb17b_69.edf	384000	238692.0	238712.0	0	-1
chb17	chb17b_69.edf	460800	238992.0	239012.0	0	-1
chb17	chb17b_69.edf	537600	239292.0	239312.0	0	-1
chb17	chb17b_69.edf	614400	239592.0	239612.0	0	-1
chb17	chb17b_69.edf	691200	239892.0	239912.0	0	-1
chb17	chb17b_69.edf	768000	240192.0	240212.0	0	-1
chb17	chb17b_69.edf	844800	240492.0	240512.0	0	-1
chb17	chb17c_02.edf	0	270368.0	270388.0	0	-1
chb17	chb17c_02.edf	76800	270668.0	270688.0	0	-1
chb17	chb17c_02.edf	153600	270968.0	270988.0	0	-1
chb17	chb17c_02.edf	230400	271268.0	271288.0	0	-1
chb17	chb17c_02.edf	307200	271568.0	271588.0	0	-1
chb17	chb17c_02.edf	384000	271868.0	271888.0	0	-1
chb17	chb17c_02.edf	460800	272168.0	272188.0	0	-1
chb17	chb17c_02.edf	537600	272468.0	272488.0	0	-1
chb17	chb17c_02.edf	614400	272768.0	272788.0	0	-1
chb17	chb17c_02.edf	691200	273068.0	273088.0	0	-1
chb17	chb17c_02.edf	768000	273368.0	273388.0	0	-1
chb17	chb17c_02.edf	844800	273668.0	273688.0	0	-1
chb17	chb17c_03.edf	0	273975.0	273995.0	0	-1
chb17	chb17c_03.edf	76800	274275.0	274295.0	0	-1
chb17	chb17c_03.edf	153600	274575.0	274595.0	0	-1
chb17	chb17c_03.edf	230400	274875.0	274895.0	0	-1
chb17	chb17c_03.edf	307200	275175.0	275195.0	0	-1
chb17	chb17c_03.edf	384000	275475.0	275495.0	0	-1
chb17	chb17c_03.edf	460800	275775.0	275795.0	0	-1
chb17	chb17c_03.edf	537600	276075.0	276095.0	0	-1
chb17	chb17c_03.edf	614400	276375.0	276395.0	0	-1
chb17	chb17c_03.edf	691200	276675.0	276695.0	0	-1
chb17	chb17c_03.edf	768000	276975.0	276995.0	0	-1
chb17	chb17c_03.edf	844800	277275.0	277295.0	0	-1
chb17	chb17c_04.edf	0	277582.0	277602.0	0	-1
chb17	chb17c_04.edf	76800	277882.0	277902.0	0	-1
chb17	chb17c_04.edf	153600	278182.0	278202.0	0	-1
chb17	chb17c_04.edf	230400	278482.0	278502.0	0	-1
chb17	chb17c_04.edf	307200	278782.0	278802.0	0	-1
chb17	chb17c_04.edf	384000	279082.0	279102.0	0	-1
chb17	chb17c_04.edf	460800	279382.0	279402.0	0	-1
chb17	chb17c_04.edf	537600	279682.0	279702.0	0	-1
chb17	chb17c_04.edf	614400	279982.0	280002.0	0	-1
chb17	chb17c_04.edf	691200	280282.0	280302.0	0	-1
chb17	chb17c_04.edf	768000	280582.0	280602.0	0	-1
chb17	chb17c_04.edf	844800	280882.0	280902.0	0	-1
chb17	chb17c_05.edf	0	281188.0	281208.0	0	-1
chb17	chb17c_05.edf	76800	281488.0	281508.0	0	-1
chb17	chb17c_05.edf	153600	281788.0	281808.0	0	-1
chb17	chb17c_05.edf	230400	282088.0	282108.0	0	-1
chb17	chb17c_05.edf	307200	282388.0	282408.0	0	-1
chb17	chb17c_05.edf	384000	282688.0	282708.0	0	-1
chb17	chb17c_05.edf	460800	282988.0	283008.0	0	-1
chb17	chb17c_05.edf	537600	283288.0	283308.0	0	-1
chb17	chb17c_05.edf	614400	283588.0	283608.0	0	-1
chb17	chb17c_05.edf	691200	283888.0	283908.0	0	-1
chb17	chb17c_05.edf	768000	284188.0	284208.0	0	-1
chb17	chb17c_05.edf	844800	284488.0	284508.0	0	-1
chb17	chb17c_06.edf	0	284795.0	284815.0	0	-1
chb17	chb17c_06.edf	76800	285095.0	285115.0	0	-1
chb17	chb17c_06.edf	153600	285395.0	285415.0	0	-1
chb17	chb17c_06.edf	230400	285695.0	285715.0	0	-1
chb17	chb17c_06.edf	307200	285995.0	286015.0	0	-1
chb17	chb17c_06.edf	384000	286295.0	286315.0	0	-1
chb17	chb17c_06.edf	460800	286595.0	286615.0	0	-1
chb17	chb17c_06.edf	537600	286895.0	286915.0	0	-1
chb17	chb17c_06.edf	614400	287195.0	287215.0	0	-1
chb17	chb17c_06.edf	691200	287495.0	287515.0	0	-1
chb17	chb17c_06.edf	768000	287795.0	287815.0	0	-1
chb17	chb17c_06.edf	844800	288095.0	288115.0	0	-1
chb17	chb17c_07.edf	0	288402.0	288422.0	0	-1
chb17	chb17c_07.edf	76800	288702.0	288722.0	0	-1
chb17	chb17c_07.edf	153600	289002.0	289022.0	0	-1
chb17	chb17c_07.edf	230400	289302.0	289322.0	0	-1
chb17	chb17c_07.edf	307200	289602.0	289622.0	0	-1
chb17	chb17c_07.edf	384000	289902.0	289922.0	0	-1
chb17	chb17c_07.edf	460800	290202.0	290222.0	0	-1
chb17	chb17c_07.edf	537600	290502.0	290522.0	0	-1
chb17	chb17c_07.edf	614400	290802.0	290822.0	0	-1
chb17	chb17c_07.edf	691200	291102.0	291122.0	0	-1
chb17	chb17c_07.edf	768000	291402.0	291422.0	0	-1
chb17	chb17c_07.edf	844800	291702.0	291722.0	0	-1
chb17	chb17c_08.edf	0	292009.0	292029.0	0	-1
chb17	chb17c_08.edf	76800	292309.0	292329.0	0	-1
chb17	chb17c_08.edf	153600	292609.0	292629.0	0	-1
chb17	chb17c_08.edf	230400	292909.0	292929.0	0	-1
chb17	chb17c_08.edf	307200	293209.0	293229.0	0	-1
chb17	chb17c_08.edf	384000	293509.0	293529.0	0	-1
chb17	chb17c_08.edf	460800	293809.0	293829.0	0	-1
chb17	chb17c_08.edf	537600	294109.0	294129.0	0	-1
chb17	chb17c_08.edf	614400	294409.0	294429.0	0	-1
chb17	chb17c_08.edf	691200	294709.0	294729.0	0	-1
chb17	chb17c_08.edf	768000	295009.0	295029.0	0	-1
chb17	chb17c_08.edf	844800	295309.0	295329.0	0	-1
chb17	chb17c_13.edf	0	310324.0	310344.0	0	-1
chb17	chb17c_13.edf	76800	310624.0	310644.0	0	-1
chb17	chb17c_13.edf	153600	310924.0	310944.0	0	-1
chb17	chb17c_13.edf	230400	311224.0	311244.0	0	-1
chb17	chb17c_13.edf	307200	311524.0	311544.0	0	-1
chb17	chb17c_13.edf	384000	311824.0	311844.0	0	-1
chb17	chb17c_13.edf	460800	312124.0	312144.0	0	-1
chb17	chb17c_13.edf	537600	312424.0	312444.0	0	-1
chb17	chb17c_13.edf	614400	312724.0	312744.0	0	-1
chb17	chb17c_13.edf	691200	313024.0	313044.0	0	-1
chb17	chb17c_13.edf	768000	313324.0	313344.0	0	-1
chb17	chb17c_13.edf	844800	313624.0	313644.0	0	-1
