## Supplementary material for "Same pipelines, different answers: how evaluation design shapes EEG seizure prediction": Reproducibility archive (code, manifests and predictions): chb17_flatline_drops.csv

candidate_index	file	start_sample	dead_channels
395	chb17b_69.edf	384000	18
396	chb17b_69.edf	460800	18
397	chb17b_69.edf	537600	18
398	chb17b_69.edf	614400	18
399	chb17b_69.edf	691200	18
400	chb17b_69.edf	768000	18
401	chb17b_69.edf	844800	18
