## Supplementary material for "Same pipelines, different answers: how evaluation design shapes EEG seizure prediction": Reproducibility archive (code, manifests and predictions): chb18_candidates.csv

case	file	start_sample	start_s	end_s	label	event_id	event_ids
chb18	chb18_01.edf	0	0.0	20.0	0	-1
chb18	chb18_01.edf	76800	300.0	320.0	0	-1
chb18	chb18_01.edf	153600	600.0	620.0	0	-1
chb18	chb18_01.edf	230400	900.0	920.0	0	-1
chb18	chb18_01.edf	307200	1200.0	1220.0	0	-1
chb18	chb18_01.edf	384000	1500.0	1520.0	0	-1
chb18	chb18_01.edf	460800	1800.0	1820.0	0	-1
chb18	chb18_01.edf	537600	2100.0	2120.0	0	-1
chb18	chb18_01.edf	614400	2400.0	2420.0	0	-1
chb18	chb18_01.edf	691200	2700.0	2720.0	0	-1
chb18	chb18_01.edf	768000	3000.0	3020.0	0	-1
chb18	chb18_01.edf	844800	3300.0	3320.0	0	-1
chb18	chb18_02.edf	0	3694.0	3714.0	0	-1
chb18	chb18_02.edf	76800	3994.0	4014.0	0	-1
chb18	chb18_02.edf	153600	4294.0	4314.0	0	-1
chb18	chb18_02.edf	230400	4594.0	4614.0	0	-1
chb18	chb18_02.edf	307200	4894.0	4914.0	0	-1
chb18	chb18_02.edf	384000	5194.0	5214.0	0	-1
chb18	chb18_02.edf	460800	5494.0	5514.0	0	-1
chb18	chb18_02.edf	537600	5794.0	5814.0	0	-1
chb18	chb18_02.edf	614400	6094.0	6114.0	0	-1
chb18	chb18_02.edf	691200	6394.0	6414.0	0	-1
chb18	chb18_02.edf	768000	6694.0	6714.0	0	-1
chb18	chb18_02.edf	844800	6994.0	7014.0	0	-1
chb18	chb18_03.edf	0	7301.0	7321.0	0	-1
chb18	chb18_03.edf	76800	7601.0	7621.0	0	-1
chb18	chb18_03.edf	153600	7901.0	7921.0	0	-1
chb18	chb18_03.edf	230400	8201.0	8221.0	0	-1
chb18	chb18_03.edf	307200	8501.0	8521.0	0	-1
chb18	chb18_03.edf	384000	8801.0	8821.0	0	-1
chb18	chb18_03.edf	460800	9101.0	9121.0	0	-1
chb18	chb18_03.edf	537600	9401.0	9421.0	0	-1
chb18	chb18_03.edf	614400	9701.0	9721.0	0	-1
chb18	chb18_03.edf	691200	10001.0	10021.0	0	-1
chb18	chb18_03.edf	768000	10301.0	10321.0	0	-1
chb18	chb18_03.edf	844800	10601.0	10621.0	0	-1
chb18	chb18_04.edf	0	10908.0	10928.0	0	-1
chb18	chb18_04.edf	76800	11208.0	11228.0	0	-1
chb18	chb18_04.edf	153600	11508.0	11528.0	0	-1
chb18	chb18_04.edf	230400	11808.0	11828.0	0	-1
chb18	chb18_04.edf	307200	12108.0	12128.0	0	-1
chb18	chb18_04.edf	384000	12408.0	12428.0	0	-1
chb18	chb18_04.edf	460800	12708.0	12728.0	0	-1
chb18	chb18_04.edf	537600	13008.0	13028.0	0	-1
chb18	chb18_04.edf	614400	13308.0	13328.0	0	-1
chb18	chb18_04.edf	691200	13608.0	13628.0	0	-1
chb18	chb18_04.edf	768000	13908.0	13928.0	0	-1
chb18	chb18_04.edf	844800	14208.0	14228.0	0	-1
chb18	chb18_05.edf	0	14515.0	14535.0	0	-1
chb18	chb18_05.edf	76800	14815.0	14835.0	0	-1
chb18	chb18_05.edf	153600	15115.0	15135.0	0	-1
chb18	chb18_05.edf	230400	15415.0	15435.0	0	-1
chb18	chb18_05.edf	307200	15715.0	15735.0	0	-1
chb18	chb18_05.edf	384000	16015.0	16035.0	0	-1
chb18	chb18_05.edf	460800	16315.0	16335.0	0	-1
chb18	chb18_05.edf	537600	16615.0	16635.0	0	-1
chb18	chb18_05.edf	614400	16915.0	16935.0	0	-1
chb18	chb18_05.edf	691200	17215.0	17235.0	0	-1
chb18	chb18_05.edf	768000	17515.0	17535.0	0	-1
chb18	chb18_05.edf	844800	17815.0	17835.0	0	-1
chb18	chb18_06.edf	0	18122.0	18142.0	0	-1
chb18	chb18_06.edf	76800	18422.0	18442.0	0	-1
chb18	chb18_06.edf	153600	18722.0	18742.0	0	-1
chb18	chb18_06.edf	230400	19022.0	19042.0	0	-1
chb18	chb18_06.edf	307200	19322.0	19342.0	0	-1
chb18	chb18_06.edf	384000	19622.0	19642.0	0	-1
chb18	chb18_06.edf	460800	19922.0	19942.0	0	-1
chb18	chb18_06.edf	537600	20222.0	20242.0	0	-1
chb18	chb18_06.edf	614400	20522.0	20542.0	0	-1
chb18	chb18_06.edf	691200	20822.0	20842.0	0	-1
chb18	chb18_06.edf	768000	21122.0	21142.0	0	-1
chb18	chb18_06.edf	844800	21422.0	21442.0	0	-1
chb18	chb18_07.edf	0	21729.0	21749.0	0	-1
chb18	chb18_07.edf	76800	22029.0	22049.0	0	-1
chb18	chb18_07.edf	153600	22329.0	22349.0	0	-1
chb18	chb18_07.edf	230400	22629.0	22649.0	0	-1
chb18	chb18_07.edf	307200	22929.0	22949.0	0	-1
chb18	chb18_07.edf	384000	23229.0	23249.0	0	-1
chb18	chb18_07.edf	460800	23529.0	23549.0	0	-1
chb18	chb18_07.edf	537600	23829.0	23849.0	0	-1
chb18	chb18_07.edf	614400	24129.0	24149.0	0	-1
chb18	chb18_07.edf	691200	24429.0	24449.0	0	-1
chb18	chb18_07.edf	768000	24729.0	24749.0	0	-1
chb18	chb18_07.edf	844800	25029.0	25049.0	0	-1
chb18	chb18_08.edf	0	25335.0	25355.0	0	-1
chb18	chb18_08.edf	76800	25635.0	25655.0	0	-1
chb18	chb18_08.edf	153600	25935.0	25955.0	0	-1
chb18	chb18_08.edf	230400	26235.0	26255.0	0	-1
chb18	chb18_08.edf	307200	26535.0	26555.0	0	-1
chb18	chb18_08.edf	384000	26835.0	26855.0	0	-1
chb18	chb18_08.edf	460800	27135.0	27155.0	0	-1
chb18	chb18_08.edf	537600	27435.0	27455.0	0	-1
chb18	chb18_08.edf	614400	27735.0	27755.0	0	-1
chb18	chb18_08.edf	691200	28035.0	28055.0	0	-1
chb18	chb18_08.edf	768000	28335.0	28355.0	0	-1
chb18	chb18_08.edf	844800	28635.0	28655.0	0	-1
chb18	chb18_09.edf	0	28942.0	28962.0	0	-1
chb18	chb18_09.edf	76800	29242.0	29262.0	0	-1
chb18	chb18_09.edf	153600	29542.0	29562.0	0	-1
chb18	chb18_09.edf	230400	29842.0	29862.0	0	-1
chb18	chb18_09.edf	307200	30142.0	30162.0	0	-1
chb18	chb18_09.edf	384000	30442.0	30462.0	0	-1
chb18	chb18_09.edf	460800	30742.0	30762.0	0	-1
chb18	chb18_09.edf	537600	31042.0	31062.0	0	-1
chb18	chb18_09.edf	614400	31342.0	31362.0	0	-1
chb18	chb18_09.edf	691200	31642.0	31662.0	0	-1
chb18	chb18_09.edf	768000	31942.0	31962.0	0	-1
chb18	chb18_09.edf	844800	32242.0	32262.0	0	-1
chb18	chb18_10.edf	0	32549.0	32569.0	0	-1
chb18	chb18_10.edf	76800	32849.0	32869.0	0	-1
chb18	chb18_10.edf	153600	33149.0	33169.0	0	-1
chb18	chb18_10.edf	230400	33449.0	33469.0	0	-1
chb18	chb18_10.edf	307200	33749.0	33769.0	0	-1
chb18	chb18_10.edf	384000	34049.0	34069.0	0	-1
chb18	chb18_10.edf	460800	34349.0	34369.0	0	-1
chb18	chb18_10.edf	537600	34649.0	34669.0	0	-1
chb18	chb18_10.edf	614400	34949.0	34969.0	0	-1
chb18	chb18_10.edf	691200	35249.0	35269.0	0	-1
chb18	chb18_10.edf	768000	35549.0	35569.0	0	-1
chb18	chb18_10.edf	844800	35849.0	35869.0	0	-1
chb18	chb18_11.edf	0	36156.0	36176.0	0	-1
chb18	chb18_11.edf	76800	36456.0	36476.0	0	-1
chb18	chb18_11.edf	153600	36756.0	36776.0	0	-1
chb18	chb18_11.edf	230400	37056.0	37076.0	0	-1
chb18	chb18_11.edf	307200	37356.0	37376.0	0	-1
chb18	chb18_11.edf	384000	37656.0	37676.0	0	-1
chb18	chb18_11.edf	460800	37956.0	37976.0	0	-1
chb18	chb18_11.edf	537600	38256.0	38276.0	0	-1
chb18	chb18_11.edf	614400	38556.0	38576.0	0	-1
chb18	chb18_11.edf	691200	38856.0	38876.0	0	-1
chb18	chb18_11.edf	768000	39156.0	39176.0	0	-1
chb18	chb18_11.edf	844800	39456.0	39476.0	0	-1
chb18	chb18_12.edf	0	39763.0	39783.0	0	-1
chb18	chb18_12.edf	76800	40063.0	40083.0	0	-1
chb18	chb18_12.edf	153600	40363.0	40383.0	0	-1
chb18	chb18_12.edf	230400	40663.0	40683.0	0	-1
chb18	chb18_12.edf	307200	40963.0	40983.0	0	-1
chb18	chb18_12.edf	384000	41263.0	41283.0	0	-1
chb18	chb18_12.edf	460800	41563.0	41583.0	0	-1
chb18	chb18_12.edf	537600	41863.0	41883.0	0	-1
chb18	chb18_12.edf	614400	42163.0	42183.0	0	-1
chb18	chb18_12.edf	691200	42463.0	42483.0	0	-1
chb18	chb18_12.edf	768000	42763.0	42783.0	0	-1
chb18	chb18_12.edf	844800	43063.0	43083.0	0	-1
chb18	chb18_13.edf	0	43370.0	43390.0	0	-1
chb18	chb18_13.edf	76800	43670.0	43690.0	0	-1
chb18	chb18_13.edf	153600	43970.0	43990.0	0	-1
chb18	chb18_13.edf	230400	44270.0	44290.0	0	-1
chb18	chb18_13.edf	307200	44570.0	44590.0	0	-1
chb18	chb18_13.edf	384000	44870.0	44890.0	0	-1
chb18	chb18_13.edf	460800	45170.0	45190.0	0	-1
chb18	chb18_13.edf	537600	45470.0	45490.0	0	-1
chb18	chb18_13.edf	614400	45770.0	45790.0	0	-1
chb18	chb18_13.edf	691200	46070.0	46090.0	0	-1
chb18	chb18_13.edf	768000	46370.0	46390.0	0	-1
chb18	chb18_13.edf	844800	46670.0	46690.0	0	-1
chb18	chb18_14.edf	0	46976.0	46996.0	0	-1
chb18	chb18_14.edf	76800	47276.0	47296.0	0	-1
chb18	chb18_14.edf	153600	47576.0	47596.0	0	-1
chb18	chb18_14.edf	230400	47876.0	47896.0	0	-1
chb18	chb18_14.edf	307200	48176.0	48196.0	0	-1
chb18	chb18_14.edf	384000	48476.0	48496.0	0	-1
chb18	chb18_14.edf	460800	48776.0	48796.0	0	-1
chb18	chb18_14.edf	537600	49076.0	49096.0	0	-1
chb18	chb18_14.edf	614400	49376.0	49396.0	0	-1
chb18	chb18_14.edf	691200	49676.0	49696.0	0	-1
chb18	chb18_14.edf	768000	49976.0	49996.0	0	-1
chb18	chb18_14.edf	844800	50276.0	50296.0	0	-1
chb18	chb18_15.edf	0	50583.0	50603.0	0	-1
chb18	chb18_15.edf	76800	50883.0	50903.0	0	-1
chb18	chb18_15.edf	153600	51183.0	51203.0	0	-1
chb18	chb18_15.edf	230400	51483.0	51503.0	0	-1
chb18	chb18_15.edf	307200	51783.0	51803.0	0	-1
chb18	chb18_15.edf	384000	52083.0	52103.0	0	-1
chb18	chb18_15.edf	460800	52383.0	52403.0	0	-1
chb18	chb18_15.edf	537600	52683.0	52703.0	0	-1
chb18	chb18_15.edf	614400	52983.0	53003.0	0	-1
chb18	chb18_15.edf	691200	53283.0	53303.0	0	-1
chb18	chb18_15.edf	768000	53583.0	53603.0	0	-1
chb18	chb18_15.edf	844800	53883.0	53903.0	0	-1
chb18	chb18_16.edf	0	54190.0	54210.0	0	-1
chb18	chb18_16.edf	76800	54490.0	54510.0	0	-1
chb18	chb18_16.edf	153600	54790.0	54810.0	0	-1
chb18	chb18_16.edf	230400	55090.0	55110.0	0	-1
chb18	chb18_16.edf	307200	55390.0	55410.0	0	-1
chb18	chb18_16.edf	384000	55690.0	55710.0	0	-1
chb18	chb18_16.edf	460800	55990.0	56010.0	0	-1
chb18	chb18_16.edf	537600	56290.0	56310.0	0	-1
chb18	chb18_16.edf	614400	56590.0	56610.0	0	-1
chb18	chb18_16.edf	691200	56890.0	56910.0	0	-1
chb18	chb18_16.edf	768000	57190.0	57210.0	0	-1
chb18	chb18_16.edf	844800	57490.0	57510.0	0	-1
chb18	chb18_17.edf	0	57797.0	57817.0	0	-1
chb18	chb18_17.edf	76800	58097.0	58117.0	0	-1
chb18	chb18_17.edf	153600	58397.0	58417.0	0	-1
chb18	chb18_17.edf	230400	58697.0	58717.0	0	-1
chb18	chb18_17.edf	307200	58997.0	59017.0	0	-1
chb18	chb18_17.edf	384000	59297.0	59317.0	0	-1
chb18	chb18_17.edf	460800	59597.0	59617.0	0	-1
chb18	chb18_17.edf	537600	59897.0	59917.0	0	-1
chb18	chb18_17.edf	614400	60197.0	60217.0	0	-1
chb18	chb18_17.edf	691200	60497.0	60517.0	0	-1
chb18	chb18_17.edf	768000	60797.0	60817.0	0	-1
chb18	chb18_17.edf	844800	61097.0	61117.0	0	-1
chb18	chb18_18.edf	0	83047.0	83067.0	0	-1
chb18	chb18_18.edf	76800	83347.0	83367.0	0	-1
chb18	chb18_18.edf	153600	83647.0	83667.0	0	-1
chb18	chb18_18.edf	230400	83947.0	83967.0	0	-1
chb18	chb18_18.edf	307200	84247.0	84267.0	0	-1
chb18	chb18_18.edf	384000	84547.0	84567.0	0	-1
chb18	chb18_18.edf	460800	84847.0	84867.0	0	-1
chb18	chb18_18.edf	537600	85147.0	85167.0	0	-1
chb18	chb18_18.edf	614400	85447.0	85467.0	0	-1
chb18	chb18_18.edf	691200	85747.0	85767.0	0	-1
chb18	chb18_18.edf	768000	86047.0	86067.0	0	-1
chb18	chb18_18.edf	844800	86347.0	86367.0	0	-1
chb18	chb18_19.edf	0	86654.0	86674.0	0	-1
chb18	chb18_19.edf	76800	86954.0	86974.0	0	-1
chb18	chb18_19.edf	153600	87254.0	87274.0	0	-1
chb18	chb18_19.edf	230400	87554.0	87574.0	0	-1
chb18	chb18_19.edf	307200	87854.0	87874.0	0	-1
chb18	chb18_19.edf	384000	88154.0	88174.0	0	-1
chb18	chb18_19.edf	460800	88454.0	88474.0	0	-1
chb18	chb18_19.edf	537600	88754.0	88774.0	0	-1
chb18	chb18_19.edf	614400	89054.0	89074.0	0	-1
chb18	chb18_19.edf	691200	89354.0	89374.0	0	-1
chb18	chb18_19.edf	768000	89654.0	89674.0	0	-1
chb18	chb18_19.edf	844800	89954.0	89974.0	0	-1
chb18	chb18_20.edf	0	90261.0	90281.0	0	-1
chb18	chb18_20.edf	76800	90561.0	90581.0	0	-1
chb18	chb18_20.edf	153600	90861.0	90881.0	0	-1
chb18	chb18_20.edf	230400	91161.0	91181.0	0	-1
chb18	chb18_20.edf	307200	91461.0	91481.0	0	-1
chb18	chb18_20.edf	384000	91761.0	91781.0	0	-1
chb18	chb18_20.edf	460800	92061.0	92081.0	0	-1
chb18	chb18_20.edf	537600	92361.0	92381.0	0	-1
chb18	chb18_20.edf	614400	92661.0	92681.0	0	-1
chb18	chb18_20.edf	691200	92961.0	92981.0	0	-1
chb18	chb18_20.edf	768000	93261.0	93281.0	0	-1
chb18	chb18_20.edf	844800	93561.0	93581.0	0	-1
chb18	chb18_21.edf	0	93867.0	93887.0	0	-1
chb18	chb18_21.edf	76800	94167.0	94187.0	0	-1
chb18	chb18_21.edf	153600	94467.0	94487.0	0	-1
chb18	chb18_21.edf	230400	94767.0	94787.0	0	-1
chb18	chb18_21.edf	307200	95067.0	95087.0	0	-1
chb18	chb18_21.edf	384000	95367.0	95387.0	0	-1
chb18	chb18_21.edf	460800	95667.0	95687.0	0	-1
chb18	chb18_21.edf	537600	95967.0	95987.0	0	-1
chb18	chb18_21.edf	614400	96267.0	96287.0	0	-1
chb18	chb18_21.edf	691200	96567.0	96587.0	0	-1
chb18	chb18_21.edf	768000	96867.0	96887.0	0	-1
chb18	chb18_21.edf	844800	97167.0	97187.0	0	-1
chb18	chb18_22.edf	0	97474.0	97494.0	0	-1
chb18	chb18_22.edf	76800	97774.0	97794.0	0	-1
chb18	chb18_22.edf	153600	98074.0	98094.0	0	-1
chb18	chb18_22.edf	230400	98374.0	98394.0	0	-1
chb18	chb18_22.edf	307200	98674.0	98694.0	0	-1
chb18	chb18_22.edf	384000	98974.0	98994.0	0	-1
chb18	chb18_22.edf	460800	99274.0	99294.0	0	-1
chb18	chb18_22.edf	537600	99574.0	99594.0	0	-1
chb18	chb18_22.edf	614400	99874.0	99894.0	0	-1
chb18	chb18_22.edf	691200	100174.0	100194.0	0	-1
chb18	chb18_22.edf	768000	100474.0	100494.0	0	-1
chb18	chb18_22.edf	844800	100774.0	100794.0	0	-1
chb18	chb18_23.edf	0	108295.0	108315.0	0	-1
chb18	chb18_23.edf	76800	108595.0	108615.0	0	-1
chb18	chb18_23.edf	153600	108895.0	108915.0	0	-1
chb18	chb18_23.edf	230400	109195.0	109215.0	0	-1
chb18	chb18_23.edf	307200	109495.0	109515.0	0	-1
chb18	chb18_23.edf	384000	109795.0	109815.0	0	-1
chb18	chb18_23.edf	460800	110095.0	110115.0	0	-1
chb18	chb18_23.edf	537600	110395.0	110415.0	0	-1
chb18	chb18_23.edf	614400	110695.0	110715.0	0	-1
chb18	chb18_23.edf	691200	110995.0	111015.0	0	-1
chb18	chb18_23.edf	768000	111295.0	111315.0	0	-1
chb18	chb18_23.edf	844800	111595.0	111615.0	0	-1
chb18	chb18_24.edf	0	111902.0	111922.0	0	-1
chb18	chb18_24.edf	76800	112202.0	112222.0	0	-1
chb18	chb18_24.edf	153600	112502.0	112522.0	0	-1
chb18	chb18_24.edf	230400	112802.0	112822.0	0	-1
chb18	chb18_24.edf	307200	113102.0	113122.0	0	-1
chb18	chb18_24.edf	384000	113402.0	113422.0	0	-1
chb18	chb18_24.edf	460800	113702.0	113722.0	0	-1
chb18	chb18_24.edf	537600	114002.0	114022.0	0	-1
chb18	chb18_24.edf	614400	114302.0	114322.0	0	-1
chb18	chb18_24.edf	691200	114602.0	114622.0	0	-1
chb18	chb18_24.edf	768000	114902.0	114922.0	0	-1
chb18	chb18_24.edf	844800	115202.0	115222.0	0	-1
chb18	chb18_25.edf	0	115508.0	115528.0	0	-1
chb18	chb18_25.edf	76800	115808.0	115828.0	0	-1
chb18	chb18_25.edf	153600	116108.0	116128.0	0	-1
chb18	chb18_25.edf	230400	116408.0	116428.0	0	-1
chb18	chb18_25.edf	307200	116708.0	116728.0	0	-1
chb18	chb18_25.edf	384000	117008.0	117028.0	0	-1
chb18	chb18_25.edf	460800	117308.0	117328.0	0	-1
chb18	chb18_25.edf	537600	117608.0	117628.0	0	-1
chb18	chb18_25.edf	614400	117908.0	117928.0	0	-1
chb18	chb18_25.edf	691200	118208.0	118228.0	0	-1
chb18	chb18_25.edf	768000	118508.0	118528.0	0	-1
chb18	chb18_25.edf	844800	118808.0	118828.0	0	-1
chb18	chb18_26.edf	0	119115.0	119135.0	0	-1
chb18	chb18_26.edf	76800	119415.0	119435.0	0	-1
chb18	chb18_26.edf	153600	119715.0	119735.0	0	-1
chb18	chb18_26.edf	230400	120015.0	120035.0	0	-1
chb18	chb18_26.edf	307200	120315.0	120335.0	0	-1
chb18	chb18_26.edf	384000	120615.0	120635.0	0	-1
chb18	chb18_26.edf	460800	120915.0	120935.0	0	-1
chb18	chb18_26.edf	537600	121215.0	121235.0	0	-1
chb18	chb18_26.edf	614400	121515.0	121535.0	0	-1
chb18	chb18_26.edf	691200	121815.0	121835.0	0	-1
chb18	chb18_26.edf	768000	122115.0	122135.0	0	-1
chb18	chb18_26.edf	844800	122415.0	122435.0	0	-1
chb18	chb18_27.edf	0	122722.0	122742.0	0	-1
chb18	chb18_27.edf	76800	123022.0	123042.0	0	-1
chb18	chb18_27.edf	153600	123322.0	123342.0	0	-1
chb18	chb18_27.edf	230400	123622.0	123642.0	0	-1
chb18	chb18_27.edf	307200	123922.0	123942.0	0	-1
chb18	chb18_27.edf	384000	124222.0	124242.0	0	-1
chb18	chb18_27.edf	460800	124522.0	124542.0	0	-1
chb18	chb18_27.edf	537600	124822.0	124842.0	0	-1
chb18	chb18_27.edf	614400	125122.0	125142.0	0	-1
chb18	chb18_27.edf	691200	125422.0	125442.0	0	-1
chb18	chb18_27.edf	768000	125722.0	125742.0	0	-1
chb18	chb18_27.edf	844800	126022.0	126042.0	0	-1
chb18	chb18_28.edf	0	126329.0	126349.0	0	-1
chb18	chb18_28.edf	76800	126629.0	126649.0	0	-1
chb18	chb18_28.edf	153600	126929.0	126949.0	0	-1
chb18	chb18_28.edf	230400	127229.0	127249.0	0	-1
chb18	chb18_28.edf	307200	127529.0	127549.0	0	-1
chb18	chb18_28.edf	384000	127829.0	127849.0	0	-1
chb18	chb18_28.edf	460800	128129.0	128149.0	0	-1
chb18	chb18_28.edf	537600	128429.0	128449.0	0	-1
chb18	chb18_28.edf	614400	128729.0	128749.0	0	-1
chb18	chb18_28.edf	691200	129029.0	129049.0	0	-1
chb18	chb18_28.edf	768000	129329.0	129349.0	0	-1
chb18	chb18_28.edf	844800	129629.0	129649.0	0	-1
chb18	chb18_29.edf	0	129936.0	129956.0	0	-1
chb18	chb18_29.edf	76800	130236.0	130256.0	0	-1
chb18	chb18_29.edf	153600	130536.0	130556.0	0	-1
chb18	chb18_29.edf	230400	130836.0	130856.0	0	-1
chb18	chb18_29.edf	307200	131136.0	131156.0	0	-1
chb18	chb18_29.edf	384000	131436.0	131456.0	0	-1
chb18	chb18_29.edf	386560	131446.0	131466.0	0	-1
chb18	chb18_29.edf	389120	131456.0	131476.0	0	-1
chb18	chb18_29.edf	391680	131466.0	131486.0	0	-1
chb18	chb18_29.edf	394240	131476.0	131496.0	0	-1
chb18	chb18_29.edf	396800	131486.0	131506.0	0	-1
chb18	chb18_29.edf	399360	131496.0	131516.0	0	-1
chb18	chb18_29.edf	401920	131506.0	131526.0	0	-1
chb18	chb18_29.edf	404480	131516.0	131536.0	0	-1
chb18	chb18_29.edf	407040	131526.0	131546.0	0	-1
chb18	chb18_29.edf	409600	131536.0	131556.0	0	-1
chb18	chb18_29.edf	412160	131546.0	131566.0	0	-1
chb18	chb18_29.edf	414720	131556.0	131576.0	0	-1
chb18	chb18_29.edf	417280	131566.0	131586.0	0	-1
chb18	chb18_29.edf	419840	131576.0	131596.0	0	-1
chb18	chb18_29.edf	422400	131586.0	131606.0	0	-1
chb18	chb18_29.edf	430080	131616.0	131636.0	1	0	0
chb18	chb18_29.edf	432640	131626.0	131646.0	1	0	0
chb18	chb18_29.edf	435200	131636.0	131656.0	1	0	0
chb18	chb18_29.edf	437760	131646.0	131666.0	1	0	0
chb18	chb18_29.edf	440320	131656.0	131676.0	1	0	0
chb18	chb18_29.edf	442880	131666.0	131686.0	1	0	0
chb18	chb18_29.edf	445440	131676.0	131696.0	1	0	0
chb18	chb18_29.edf	448000	131686.0	131706.0	1	0	0
chb18	chb18_29.edf	450560	131696.0	131716.0	1	0	0
chb18	chb18_29.edf	453120	131706.0	131726.0	1	0	0
chb18	chb18_29.edf	455680	131716.0	131736.0	1	0	0
chb18	chb18_29.edf	458240	131726.0	131746.0	1	0	0
chb18	chb18_29.edf	460800	131736.0	131756.0	1	0	0
chb18	chb18_29.edf	463360	131746.0	131766.0	1	0	0
chb18	chb18_29.edf	465920	131756.0	131776.0	1	0	0
chb18	chb18_29.edf	468480	131766.0	131786.0	1	0	0
chb18	chb18_29.edf	471040	131776.0	131796.0	1	0	0
chb18	chb18_29.edf	473600	131786.0	131806.0	1	0	0
chb18	chb18_29.edf	476160	131796.0	131816.0	1	0	0
chb18	chb18_29.edf	478720	131806.0	131826.0	1	0	0
chb18	chb18_29.edf	481280	131816.0	131836.0	1	0	0
chb18	chb18_29.edf	483840	131826.0	131846.0	1	0	0
chb18	chb18_29.edf	486400	131836.0	131856.0	1	0	0
chb18	chb18_29.edf	488960	131846.0	131866.0	1	0	0
chb18	chb18_29.edf	491520	131856.0	131876.0	1	0	0
chb18	chb18_29.edf	494080	131866.0	131886.0	1	0	0
chb18	chb18_29.edf	496640	131876.0	131896.0	1	0	0
chb18	chb18_29.edf	499200	131886.0	131906.0	1	0	0
chb18	chb18_29.edf	501760	131896.0	131916.0	1	0	0
chb18	chb18_29.edf	504320	131906.0	131926.0	1	0	0
chb18	chb18_29.edf	506880	131916.0	131936.0	1	0	0
chb18	chb18_29.edf	509440	131926.0	131946.0	1	0	0
chb18	chb18_29.edf	512000	131936.0	131956.0	1	0	0
chb18	chb18_29.edf	514560	131946.0	131966.0	1	0	0
chb18	chb18_29.edf	517120	131956.0	131976.0	1	0	0
chb18	chb18_29.edf	519680	131966.0	131986.0	1	0	0
chb18	chb18_29.edf	522240	131976.0	131996.0	1	0	0
chb18	chb18_29.edf	524800	131986.0	132006.0	1	0	0
chb18	chb18_29.edf	527360	131996.0	132016.0	1	0	0
chb18	chb18_29.edf	529920	132006.0	132026.0	1	0	0
chb18	chb18_29.edf	532480	132016.0	132036.0	1	0	0
chb18	chb18_29.edf	535040	132026.0	132046.0	1	0	0
chb18	chb18_29.edf	537600	132036.0	132056.0	1	0	0
chb18	chb18_29.edf	540160	132046.0	132066.0	1	0	0
chb18	chb18_29.edf	542720	132056.0	132076.0	1	0	0
chb18	chb18_29.edf	545280	132066.0	132086.0	1	0	0
chb18	chb18_29.edf	547840	132076.0	132096.0	1	0	0
chb18	chb18_29.edf	550400	132086.0	132106.0	1	0	0
chb18	chb18_29.edf	552960	132096.0	132116.0	1	0	0
chb18	chb18_29.edf	555520	132106.0	132126.0	1	0	0
chb18	chb18_29.edf	558080	132116.0	132136.0	1	0	0
chb18	chb18_29.edf	560640	132126.0	132146.0	1	0	0
chb18	chb18_29.edf	563200	132136.0	132156.0	1	0	0
chb18	chb18_29.edf	565760	132146.0	132166.0	1	0	0
chb18	chb18_29.edf	568320	132156.0	132176.0	1	0	0
chb18	chb18_29.edf	570880	132166.0	132186.0	1	0	0
chb18	chb18_29.edf	573440	132176.0	132196.0	1	0	0
chb18	chb18_29.edf	576000	132186.0	132206.0	1	0	0
chb18	chb18_29.edf	578560	132196.0	132216.0	1	0	0
chb18	chb18_29.edf	581120	132206.0	132226.0	1	0	0
chb18	chb18_29.edf	583680	132216.0	132236.0	1	0	0
chb18	chb18_29.edf	586240	132226.0	132246.0	1	0	0
chb18	chb18_29.edf	588800	132236.0	132256.0	1	0	0
chb18	chb18_29.edf	591360	132246.0	132266.0	1	0	0
chb18	chb18_29.edf	593920	132256.0	132276.0	1	0	0
chb18	chb18_29.edf	601600	132286.0	132306.0	1	0	0;1
chb18	chb18_29.edf	604160	132296.0	132316.0	1	0	0;1
chb18	chb18_29.edf	606720	132306.0	132326.0	1	0	0;1
chb18	chb18_29.edf	609280	132316.0	132336.0	1	0	0;1
chb18	chb18_29.edf	611840	132326.0	132346.0	1	0	0;1
chb18	chb18_29.edf	614400	132336.0	132356.0	1	0	0;1
chb18	chb18_29.edf	616960	132346.0	132366.0	1	0	0;1
chb18	chb18_29.edf	619520	132356.0	132376.0	1	0	0;1
chb18	chb18_29.edf	622080	132366.0	132386.0	1	0	0;1
chb18	chb18_29.edf	624640	132376.0	132396.0	1	0	0;1
chb18	chb18_29.edf	627200	132386.0	132406.0	1	0	0;1
chb18	chb18_29.edf	629760	132396.0	132416.0	1	0	0;1
chb18	chb18_29.edf	632320	132406.0	132426.0	1	0	0;1
chb18	chb18_29.edf	634880	132416.0	132436.0	1	0	0;1
chb18	chb18_29.edf	637440	132426.0	132446.0	1	0	0;1
chb18	chb18_29.edf	640000	132436.0	132456.0	1	0	0;1
chb18	chb18_29.edf	642560	132446.0	132466.0	1	0	0;1
chb18	chb18_29.edf	645120	132456.0	132476.0	1	0	0;1
chb18	chb18_29.edf	647680	132466.0	132486.0	1	0	0;1
chb18	chb18_29.edf	650240	132476.0	132496.0	1	0	0;1
chb18	chb18_29.edf	652800	132486.0	132506.0	1	0	0;1
chb18	chb18_29.edf	655360	132496.0	132516.0	1	0	0;1
chb18	chb18_29.edf	657920	132506.0	132526.0	1	0	0;1
chb18	chb18_29.edf	660480	132516.0	132536.0	1	0	0;1
chb18	chb18_29.edf	663040	132526.0	132546.0	1	0	0;1
chb18	chb18_29.edf	665600	132536.0	132556.0	1	0	0;1
chb18	chb18_29.edf	668160	132546.0	132566.0	1	0	0;1
chb18	chb18_29.edf	670720	132556.0	132576.0	1	0	0;1
chb18	chb18_29.edf	673280	132566.0	132586.0	1	0	0;1
chb18	chb18_29.edf	675840	132576.0	132596.0	1	0	0;1
chb18	chb18_29.edf	678400	132586.0	132606.0	1	0	0;1
chb18	chb18_29.edf	680960	132596.0	132616.0	1	0	0;1
chb18	chb18_29.edf	683520	132606.0	132626.0	1	0	0;1
chb18	chb18_29.edf	686080	132616.0	132636.0	1	0	0;1
chb18	chb18_29.edf	688640	132626.0	132646.0	1	0	0;1
chb18	chb18_29.edf	691200	132636.0	132656.0	1	0	0;1
chb18	chb18_29.edf	693760	132646.0	132666.0	1	0	0;1
chb18	chb18_29.edf	696320	132656.0	132676.0	1	0	0;1
chb18	chb18_29.edf	698880	132666.0	132686.0	1	0	0;1
chb18	chb18_29.edf	701440	132676.0	132696.0	1	0	0;1
chb18	chb18_29.edf	704000	132686.0	132706.0	1	0	0;1
chb18	chb18_29.edf	706560	132696.0	132716.0	1	0	0;1
chb18	chb18_29.edf	709120	132706.0	132726.0	1	0	0;1
chb18	chb18_29.edf	711680	132716.0	132736.0	1	0	0;1
chb18	chb18_29.edf	714240	132726.0	132746.0	1	0	0;1
chb18	chb18_29.edf	716800	132736.0	132756.0	1	0	0;1
chb18	chb18_29.edf	719360	132746.0	132766.0	1	0	0;1
chb18	chb18_29.edf	721920	132756.0	132776.0	1	0	0;1
chb18	chb18_29.edf	724480	132766.0	132786.0	1	0	0;1
chb18	chb18_29.edf	727040	132776.0	132796.0	1	0	0;1
chb18	chb18_29.edf	729600	132786.0	132806.0	1	0	0;1
chb18	chb18_29.edf	732160	132796.0	132816.0	1	0	0;1
chb18	chb18_29.edf	734720	132806.0	132826.0	1	0	0;1
chb18	chb18_29.edf	737280	132816.0	132836.0	1	0	0;1
chb18	chb18_29.edf	739840	132826.0	132846.0	1	0	0;1
chb18	chb18_29.edf	742400	132836.0	132856.0	1	0	0;1
chb18	chb18_29.edf	744960	132846.0	132866.0	1	0	0;1
chb18	chb18_29.edf	747520	132856.0	132876.0	1	0	0;1
chb18	chb18_29.edf	750080	132866.0	132886.0	1	0	0;1
chb18	chb18_29.edf	752640	132876.0	132896.0	1	0	0;1
chb18	chb18_29.edf	755200	132886.0	132906.0	1	0	0;1
chb18	chb18_29.edf	757760	132896.0	132916.0	1	0	0;1
chb18	chb18_29.edf	760320	132906.0	132926.0	1	0	0;1
chb18	chb18_29.edf	762880	132916.0	132936.0	1	0	0;1
chb18	chb18_29.edf	765440	132926.0	132946.0	1	0	0;1
chb18	chb18_29.edf	768000	132936.0	132956.0	1	0	0;1
chb18	chb18_29.edf	770560	132946.0	132966.0	1	0	0;1
chb18	chb18_29.edf	773120	132956.0	132976.0	1	0	0;1
chb18	chb18_29.edf	775680	132966.0	132986.0	1	0	0;1
chb18	chb18_29.edf	778240	132976.0	132996.0	1	0	0;1
chb18	chb18_29.edf	780800	132986.0	133006.0	1	0	0;1
chb18	chb18_29.edf	783360	132996.0	133016.0	1	0	0;1
chb18	chb18_29.edf	785920	133006.0	133026.0	1	0	0;1
chb18	chb18_29.edf	788480	133016.0	133036.0	1	0	0;1
chb18	chb18_29.edf	791040	133026.0	133046.0	1	0	0;1
chb18	chb18_29.edf	793600	133036.0	133056.0	1	0	0;1
chb18	chb18_29.edf	796160	133046.0	133066.0	1	0	0;1
chb18	chb18_29.edf	798720	133056.0	133076.0	1	0	0;1
chb18	chb18_29.edf	801280	133066.0	133086.0	1	0	0;1
chb18	chb18_29.edf	803840	133076.0	133096.0	1	0	0;1
chb18	chb18_29.edf	806400	133086.0	133106.0	1	0	0;1
chb18	chb18_33.edf	495360	166682.0	166702.0	0	-1
chb18	chb18_33.edf	572160	166982.0	167002.0	0	-1
chb18	chb18_33.edf	648960	167282.0	167302.0	0	-1
chb18	chb18_33.edf	725760	167582.0	167602.0	0	-1
chb18	chb18_33.edf	802560	167882.0	167902.0	0	-1
chb18	chb18_33.edf	879360	168182.0	168202.0	0	-1
chb18	chb18_34.edf	0	179237.0	179257.0	0	-1
chb18	chb18_34.edf	76800	179537.0	179557.0	0	-1
chb18	chb18_34.edf	153600	179837.0	179857.0	0	-1
chb18	chb18_34.edf	230400	180137.0	180157.0	0	-1
chb18	chb18_34.edf	307200	180437.0	180457.0	0	-1
chb18	chb18_34.edf	384000	180737.0	180757.0	0	-1
chb18	chb18_34.edf	460800	181037.0	181057.0	0	-1
chb18	chb18_34.edf	537600	181337.0	181357.0	0	-1
chb18	chb18_34.edf	614400	181637.0	181657.0	0	-1
chb18	chb18_34.edf	691200	181937.0	181957.0	0	-1
chb18	chb18_34.edf	768000	182237.0	182257.0	0	-1
chb18	chb18_34.edf	844800	182537.0	182557.0	0	-1
chb18	chb18_35.edf	0	226123.0	226143.0	0	-1
chb18	chb18_35.edf	76800	226423.0	226443.0	0	-1
chb18	chb18_35.edf	79360	226433.0	226453.0	0	-1
chb18	chb18_35.edf	81920	226443.0	226463.0	0	-1
chb18	chb18_35.edf	84480	226453.0	226473.0	0	-1
chb18	chb18_35.edf	87040	226463.0	226483.0	0	-1
chb18	chb18_35.edf	89600	226473.0	226493.0	0	-1
chb18	chb18_35.edf	92160	226483.0	226503.0	0	-1
chb18	chb18_35.edf	94720	226493.0	226513.0	0	-1
chb18	chb18_35.edf	102400	226523.0	226543.0	1	4	4
chb18	chb18_35.edf	104960	226533.0	226553.0	1	4	4
chb18	chb18_35.edf	107520	226543.0	226563.0	1	4	4
chb18	chb18_35.edf	110080	226553.0	226573.0	1	4	4
chb18	chb18_35.edf	112640	226563.0	226583.0	1	4	4
chb18	chb18_35.edf	115200	226573.0	226593.0	1	4	4
chb18	chb18_35.edf	117760	226583.0	226603.0	1	4	4
chb18	chb18_35.edf	120320	226593.0	226613.0	1	4	4
chb18	chb18_35.edf	122880	226603.0	226623.0	1	4	4
chb18	chb18_35.edf	125440	226613.0	226633.0	1	4	4
chb18	chb18_35.edf	128000	226623.0	226643.0	1	4	4
chb18	chb18_35.edf	130560	226633.0	226653.0	1	4	4
chb18	chb18_35.edf	133120	226643.0	226663.0	1	4	4
chb18	chb18_35.edf	135680	226653.0	226673.0	1	4	4
chb18	chb18_35.edf	138240	226663.0	226683.0	1	4	4
chb18	chb18_35.edf	140800	226673.0	226693.0	1	4	4
chb18	chb18_35.edf	143360	226683.0	226703.0	1	4	4
chb18	chb18_35.edf	145920	226693.0	226713.0	1	4	4
chb18	chb18_35.edf	148480	226703.0	226723.0	1	4	4
chb18	chb18_35.edf	151040	226713.0	226733.0	1	4	4
chb18	chb18_35.edf	153600	226723.0	226743.0	1	4	4
chb18	chb18_35.edf	156160	226733.0	226753.0	1	4	4
chb18	chb18_35.edf	158720	226743.0	226763.0	1	4	4
chb18	chb18_35.edf	161280	226753.0	226773.0	1	4	4
chb18	chb18_35.edf	163840	226763.0	226783.0	1	4	4
chb18	chb18_35.edf	166400	226773.0	226793.0	1	4	4
chb18	chb18_35.edf	168960	226783.0	226803.0	1	4	4
chb18	chb18_35.edf	171520	226793.0	226813.0	1	4	4
chb18	chb18_35.edf	174080	226803.0	226823.0	1	4	4
chb18	chb18_35.edf	176640	226813.0	226833.0	1	4	4
chb18	chb18_35.edf	179200	226823.0	226843.0	1	4	4
chb18	chb18_35.edf	181760	226833.0	226853.0	1	4	4
chb18	chb18_35.edf	184320	226843.0	226863.0	1	4	4
chb18	chb18_35.edf	186880	226853.0	226873.0	1	4	4
chb18	chb18_35.edf	189440	226863.0	226883.0	1	4	4
chb18	chb18_35.edf	192000	226873.0	226893.0	1	4	4
chb18	chb18_35.edf	194560	226883.0	226903.0	1	4	4
chb18	chb18_35.edf	197120	226893.0	226913.0	1	4	4
chb18	chb18_35.edf	199680	226903.0	226923.0	1	4	4
chb18	chb18_35.edf	202240	226913.0	226933.0	1	4	4
chb18	chb18_35.edf	204800	226923.0	226943.0	1	4	4
chb18	chb18_35.edf	207360	226933.0	226953.0	1	4	4
chb18	chb18_35.edf	209920	226943.0	226963.0	1	4	4
chb18	chb18_35.edf	212480	226953.0	226973.0	1	4	4
chb18	chb18_35.edf	215040	226963.0	226983.0	1	4	4
chb18	chb18_35.edf	217600	226973.0	226993.0	1	4	4
chb18	chb18_35.edf	220160	226983.0	227003.0	1	4	4
chb18	chb18_35.edf	222720	226993.0	227013.0	1	4	4
chb18	chb18_35.edf	225280	227003.0	227023.0	1	4	4
chb18	chb18_35.edf	227840	227013.0	227033.0	1	4	4
chb18	chb18_35.edf	230400	227023.0	227043.0	1	4	4
chb18	chb18_35.edf	232960	227033.0	227053.0	1	4	4
chb18	chb18_35.edf	235520	227043.0	227063.0	1	4	4
chb18	chb18_35.edf	238080	227053.0	227073.0	1	4	4
chb18	chb18_35.edf	240640	227063.0	227083.0	1	4	4
chb18	chb18_35.edf	243200	227073.0	227093.0	1	4	4
chb18	chb18_35.edf	245760	227083.0	227103.0	1	4	4
chb18	chb18_35.edf	248320	227093.0	227113.0	1	4	4
chb18	chb18_35.edf	250880	227103.0	227123.0	1	4	4
chb18	chb18_35.edf	253440	227113.0	227133.0	1	4	4
chb18	chb18_35.edf	256000	227123.0	227143.0	1	4	4
chb18	chb18_35.edf	258560	227133.0	227153.0	1	4	4
chb18	chb18_35.edf	261120	227143.0	227163.0	1	4	4
chb18	chb18_35.edf	263680	227153.0	227173.0	1	4	4
chb18	chb18_35.edf	266240	227163.0	227183.0	1	4	4
chb18	chb18_35.edf	268800	227173.0	227193.0	1	4	4
chb18	chb18_35.edf	271360	227183.0	227203.0	1	4	4
chb18	chb18_35.edf	273920	227193.0	227213.0	1	4	4
chb18	chb18_35.edf	276480	227203.0	227223.0	1	4	4
chb18	chb18_35.edf	279040	227213.0	227233.0	1	4	4
chb18	chb18_35.edf	281600	227223.0	227243.0	1	4	4
chb18	chb18_35.edf	284160	227233.0	227253.0	1	4	4
chb18	chb18_35.edf	286720	227243.0	227263.0	1	4	4
chb18	chb18_35.edf	289280	227253.0	227273.0	1	4	4
chb18	chb18_35.edf	291840	227263.0	227283.0	1	4	4
chb18	chb18_35.edf	294400	227273.0	227293.0	1	4	4
chb18	chb18_35.edf	296960	227283.0	227303.0	1	4	4
chb18	chb18_35.edf	299520	227293.0	227313.0	1	4	4
chb18	chb18_35.edf	302080	227303.0	227323.0	1	4	4
chb18	chb18_35.edf	304640	227313.0	227333.0	1	4	4
chb18	chb18_35.edf	307200	227323.0	227343.0	1	4	4
chb18	chb18_35.edf	309760	227333.0	227353.0	1	4	4
chb18	chb18_35.edf	312320	227343.0	227363.0	1	4	4
chb18	chb18_35.edf	314880	227353.0	227373.0	1	4	4
chb18	chb18_35.edf	317440	227363.0	227383.0	1	4	4
chb18	chb18_35.edf	320000	227373.0	227393.0	1	4	4
chb18	chb18_35.edf	322560	227383.0	227403.0	1	4	4
chb18	chb18_35.edf	325120	227393.0	227413.0	1	4	4
chb18	chb18_35.edf	327680	227403.0	227423.0	1	4	4
chb18	chb18_35.edf	330240	227413.0	227433.0	1	4	4
chb18	chb18_35.edf	332800	227423.0	227443.0	1	4	4
chb18	chb18_35.edf	335360	227433.0	227453.0	1	4	4
chb18	chb18_35.edf	337920	227443.0	227463.0	1	4	4
chb18	chb18_35.edf	340480	227453.0	227473.0	1	4	4
chb18	chb18_35.edf	343040	227463.0	227483.0	1	4	4
chb18	chb18_35.edf	345600	227473.0	227493.0	1	4	4
chb18	chb18_35.edf	348160	227483.0	227503.0	1	4	4
chb18	chb18_35.edf	350720	227493.0	227513.0	1	4	4
chb18	chb18_35.edf	353280	227503.0	227523.0	1	4	4
chb18	chb18_35.edf	355840	227513.0	227533.0	1	4	4
chb18	chb18_35.edf	358400	227523.0	227543.0	1	4	4
chb18	chb18_35.edf	360960	227533.0	227553.0	1	4	4
chb18	chb18_35.edf	363520	227543.0	227563.0	1	4	4
chb18	chb18_35.edf	366080	227553.0	227573.0	1	4	4
chb18	chb18_35.edf	368640	227563.0	227583.0	1	4	4
chb18	chb18_35.edf	371200	227573.0	227593.0	1	4	4
chb18	chb18_35.edf	373760	227583.0	227603.0	1	4	4
chb18	chb18_35.edf	376320	227593.0	227613.0	1	4	4
chb18	chb18_35.edf	378880	227603.0	227623.0	1	4	4
chb18	chb18_35.edf	381440	227613.0	227633.0	1	4	4
chb18	chb18_35.edf	384000	227623.0	227643.0	1	4	4
chb18	chb18_35.edf	386560	227633.0	227653.0	1	4	4
chb18	chb18_35.edf	389120	227643.0	227663.0	1	4	4
chb18	chb18_35.edf	391680	227653.0	227673.0	1	4	4
chb18	chb18_35.edf	394240	227663.0	227683.0	1	4	4
chb18	chb18_35.edf	396800	227673.0	227693.0	1	4	4
chb18	chb18_35.edf	399360	227683.0	227703.0	1	4	4
chb18	chb18_35.edf	401920	227693.0	227713.0	1	4	4
chb18	chb18_35.edf	404480	227703.0	227723.0	1	4	4
chb18	chb18_35.edf	407040	227713.0	227733.0	1	4	4
chb18	chb18_35.edf	409600	227723.0	227743.0	1	4	4
chb18	chb18_35.edf	412160	227733.0	227753.0	1	4	4
chb18	chb18_35.edf	414720	227743.0	227763.0	1	4	4
chb18	chb18_35.edf	417280	227753.0	227773.0	1	4	4
chb18	chb18_35.edf	419840	227763.0	227783.0	1	4	4
chb18	chb18_35.edf	422400	227773.0	227793.0	1	4	4
chb18	chb18_35.edf	424960	227783.0	227803.0	1	4	4
chb18	chb18_35.edf	427520	227793.0	227813.0	1	4	4
chb18	chb18_35.edf	430080	227803.0	227823.0	1	4	4
chb18	chb18_35.edf	432640	227813.0	227833.0	1	4	4
chb18	chb18_35.edf	435200	227823.0	227843.0	1	4	4
chb18	chb18_35.edf	437760	227833.0	227853.0	1	4	4
chb18	chb18_35.edf	440320	227843.0	227863.0	1	4	4
chb18	chb18_35.edf	442880	227853.0	227873.0	1	4	4
chb18	chb18_35.edf	445440	227863.0	227883.0	1	4	4
chb18	chb18_35.edf	448000	227873.0	227893.0	1	4	4
chb18	chb18_35.edf	450560	227883.0	227903.0	1	4	4
chb18	chb18_35.edf	453120	227893.0	227913.0	1	4	4
chb18	chb18_35.edf	455680	227903.0	227923.0	1	4	4
chb18	chb18_35.edf	458240	227913.0	227933.0	1	4	4
chb18	chb18_35.edf	460800	227923.0	227943.0	1	4	4
chb18	chb18_35.edf	463360	227933.0	227953.0	1	4	4
chb18	chb18_35.edf	465920	227943.0	227963.0	1	4	4
chb18	chb18_35.edf	468480	227953.0	227973.0	1	4	4
chb18	chb18_35.edf	471040	227963.0	227983.0	1	4	4
chb18	chb18_35.edf	473600	227973.0	227993.0	1	4	4
chb18	chb18_35.edf	476160	227983.0	228003.0	1	4	4
chb18	chb18_35.edf	478720	227993.0	228013.0	1	4	4
chb18	chb18_36.edf	0	312754.0	312774.0	1	5	5
chb18	chb18_36.edf	2560	312764.0	312784.0	1	5	5
chb18	chb18_36.edf	5120	312774.0	312794.0	1	5	5
chb18	chb18_36.edf	7680	312784.0	312804.0	1	5	5
chb18	chb18_36.edf	10240	312794.0	312814.0	1	5	5
chb18	chb18_36.edf	12800	312804.0	312824.0	1	5	5
chb18	chb18_36.edf	15360	312814.0	312834.0	1	5	5
chb18	chb18_36.edf	17920	312824.0	312844.0	1	5	5
chb18	chb18_36.edf	20480	312834.0	312854.0	1	5	5
chb18	chb18_36.edf	23040	312844.0	312864.0	1	5	5
chb18	chb18_36.edf	25600	312854.0	312874.0	1	5	5
chb18	chb18_36.edf	28160	312864.0	312884.0	1	5	5
chb18	chb18_36.edf	30720	312874.0	312894.0	1	5	5
chb18	chb18_36.edf	33280	312884.0	312904.0	1	5	5
chb18	chb18_36.edf	35840	312894.0	312914.0	1	5	5
