## Supplementary material for "Same pipelines, different answers: how evaluation design shapes EEG seizure prediction": Reproducibility archive (code, manifests and predictions): chb19_candidates.csv

case	file	start_sample	start_s	end_s	label	event_id	event_ids
chb19	chb19_01.edf	0	0.0	20.0	0	-1
chb19	chb19_01.edf	76800	300.0	320.0	0	-1
chb19	chb19_01.edf	153600	600.0	620.0	0	-1
chb19	chb19_01.edf	230400	900.0	920.0	0	-1
chb19	chb19_01.edf	307200	1200.0	1220.0	0	-1
chb19	chb19_01.edf	384000	1500.0	1520.0	0	-1
chb19	chb19_01.edf	460800	1800.0	1820.0	0	-1
chb19	chb19_01.edf	537600	2100.0	2120.0	0	-1
chb19	chb19_01.edf	614400	2400.0	2420.0	0	-1
chb19	chb19_01.edf	691200	2700.0	2720.0	0	-1
chb19	chb19_01.edf	768000	3000.0	3020.0	0	-1
chb19	chb19_01.edf	844800	3300.0	3320.0	0	-1
chb19	chb19_02.edf	0	3602.0	3622.0	0	-1
chb19	chb19_02.edf	76800	3902.0	3922.0	0	-1
chb19	chb19_02.edf	153600	4202.0	4222.0	0	-1
chb19	chb19_02.edf	230400	4502.0	4522.0	0	-1
chb19	chb19_02.edf	307200	4802.0	4822.0	0	-1
chb19	chb19_02.edf	384000	5102.0	5122.0	0	-1
chb19	chb19_02.edf	460800	5402.0	5422.0	0	-1
chb19	chb19_02.edf	537600	5702.0	5722.0	0	-1
chb19	chb19_02.edf	614400	6002.0	6022.0	0	-1
chb19	chb19_02.edf	691200	6302.0	6322.0	0	-1
chb19	chb19_02.edf	768000	6602.0	6622.0	0	-1
chb19	chb19_02.edf	844800	6902.0	6922.0	0	-1
chb19	chb19_03.edf	0	7210.0	7230.0	0	-1
chb19	chb19_03.edf	76800	7510.0	7530.0	0	-1
chb19	chb19_03.edf	153600	7810.0	7830.0	0	-1
chb19	chb19_03.edf	230400	8110.0	8130.0	0	-1
chb19	chb19_03.edf	307200	8410.0	8430.0	0	-1
chb19	chb19_03.edf	384000	8710.0	8730.0	0	-1
chb19	chb19_03.edf	460800	9010.0	9030.0	0	-1
chb19	chb19_03.edf	537600	9310.0	9330.0	0	-1
chb19	chb19_03.edf	614400	9610.0	9630.0	0	-1
chb19	chb19_03.edf	691200	9910.0	9930.0	0	-1
chb19	chb19_03.edf	768000	10210.0	10230.0	0	-1
chb19	chb19_03.edf	844800	10510.0	10530.0	0	-1
chb19	chb19_04.edf	0	10816.0	10836.0	0	-1
chb19	chb19_04.edf	76800	11116.0	11136.0	0	-1
chb19	chb19_04.edf	153600	11416.0	11436.0	0	-1
chb19	chb19_04.edf	230400	11716.0	11736.0	0	-1
chb19	chb19_04.edf	307200	12016.0	12036.0	0	-1
chb19	chb19_04.edf	384000	12316.0	12336.0	0	-1
chb19	chb19_04.edf	460800	12616.0	12636.0	0	-1
chb19	chb19_04.edf	537600	12916.0	12936.0	0	-1
chb19	chb19_04.edf	614400	13216.0	13236.0	0	-1
chb19	chb19_04.edf	691200	13516.0	13536.0	0	-1
chb19	chb19_04.edf	768000	13816.0	13836.0	0	-1
chb19	chb19_04.edf	844800	14116.0	14136.0	0	-1
chb19	chb19_05.edf	0	14423.0	14443.0	0	-1
chb19	chb19_05.edf	76800	14723.0	14743.0	0	-1
chb19	chb19_05.edf	153600	15023.0	15043.0	0	-1
chb19	chb19_05.edf	230400	15323.0	15343.0	0	-1
chb19	chb19_05.edf	307200	15623.0	15643.0	0	-1
chb19	chb19_05.edf	384000	15923.0	15943.0	0	-1
chb19	chb19_05.edf	460800	16223.0	16243.0	0	-1
chb19	chb19_05.edf	537600	16523.0	16543.0	0	-1
chb19	chb19_05.edf	614400	16823.0	16843.0	0	-1
chb19	chb19_05.edf	691200	17123.0	17143.0	0	-1
chb19	chb19_05.edf	768000	17423.0	17443.0	0	-1
chb19	chb19_05.edf	844800	17723.0	17743.0	0	-1
chb19	chb19_06.edf	0	18030.0	18050.0	0	-1
chb19	chb19_06.edf	76800	18330.0	18350.0	0	-1
chb19	chb19_06.edf	153600	18630.0	18650.0	0	-1
chb19	chb19_06.edf	230400	18930.0	18950.0	0	-1
chb19	chb19_06.edf	307200	19230.0	19250.0	0	-1
chb19	chb19_06.edf	384000	19530.0	19550.0	0	-1
chb19	chb19_06.edf	460800	19830.0	19850.0	0	-1
chb19	chb19_06.edf	537600	20130.0	20150.0	0	-1
chb19	chb19_06.edf	614400	20430.0	20450.0	0	-1
chb19	chb19_06.edf	691200	20730.0	20750.0	0	-1
chb19	chb19_06.edf	768000	21030.0	21050.0	0	-1
chb19	chb19_06.edf	844800	21330.0	21350.0	0	-1
chb19	chb19_07.edf	0	21637.0	21657.0	0	-1
chb19	chb19_07.edf	76800	21937.0	21957.0	0	-1
chb19	chb19_07.edf	153600	22237.0	22257.0	0	-1
chb19	chb19_07.edf	230400	22537.0	22557.0	0	-1
chb19	chb19_07.edf	307200	22837.0	22857.0	0	-1
chb19	chb19_07.edf	384000	23137.0	23157.0	0	-1
chb19	chb19_07.edf	460800	23437.0	23457.0	0	-1
chb19	chb19_07.edf	537600	23737.0	23757.0	0	-1
chb19	chb19_07.edf	614400	24037.0	24057.0	0	-1
chb19	chb19_07.edf	691200	24337.0	24357.0	0	-1
chb19	chb19_07.edf	768000	24637.0	24657.0	0	-1
chb19	chb19_07.edf	844800	24937.0	24957.0	0	-1
chb19	chb19_08.edf	0	25244.0	25264.0	0	-1
chb19	chb19_08.edf	76800	25544.0	25564.0	0	-1
chb19	chb19_08.edf	153600	25844.0	25864.0	0	-1
chb19	chb19_08.edf	230400	26144.0	26164.0	0	-1
chb19	chb19_08.edf	307200	26444.0	26464.0	0	-1
chb19	chb19_08.edf	384000	26744.0	26764.0	0	-1
chb19	chb19_08.edf	460800	27044.0	27064.0	0	-1
chb19	chb19_08.edf	537600	27344.0	27364.0	0	-1
chb19	chb19_08.edf	614400	27644.0	27664.0	0	-1
chb19	chb19_08.edf	691200	27944.0	27964.0	0	-1
chb19	chb19_08.edf	768000	28244.0	28264.0	0	-1
chb19	chb19_08.edf	844800	28544.0	28564.0	0	-1
chb19	chb19_09.edf	0	28850.0	28870.0	0	-1
chb19	chb19_09.edf	76800	29150.0	29170.0	0	-1
chb19	chb19_09.edf	153600	29450.0	29470.0	0	-1
chb19	chb19_09.edf	230400	29750.0	29770.0	0	-1
chb19	chb19_09.edf	307200	30050.0	30070.0	0	-1
chb19	chb19_09.edf	384000	30350.0	30370.0	0	-1
chb19	chb19_09.edf	460800	30650.0	30670.0	0	-1
chb19	chb19_09.edf	537600	30950.0	30970.0	0	-1
chb19	chb19_09.edf	614400	31250.0	31270.0	0	-1
chb19	chb19_09.edf	691200	31550.0	31570.0	0	-1
chb19	chb19_09.edf	768000	31850.0	31870.0	0	-1
chb19	chb19_09.edf	844800	32150.0	32170.0	0	-1
chb19	chb19_10.edf	0	32457.0	32477.0	0	-1
chb19	chb19_10.edf	76800	32757.0	32777.0	0	-1
chb19	chb19_10.edf	153600	33057.0	33077.0	0	-1
chb19	chb19_10.edf	230400	33357.0	33377.0	0	-1
chb19	chb19_10.edf	307200	33657.0	33677.0	0	-1
chb19	chb19_10.edf	384000	33957.0	33977.0	0	-1
chb19	chb19_10.edf	460800	34257.0	34277.0	0	-1
chb19	chb19_10.edf	537600	34557.0	34577.0	0	-1
chb19	chb19_10.edf	614400	34857.0	34877.0	0	-1
chb19	chb19_10.edf	691200	35157.0	35177.0	0	-1
chb19	chb19_10.edf	768000	35457.0	35477.0	0	-1
chb19	chb19_10.edf	844800	35757.0	35777.0	0	-1
chb19	chb19_11.edf	0	36064.0	36084.0	0	-1
chb19	chb19_11.edf	76800	36364.0	36384.0	0	-1
chb19	chb19_11.edf	153600	36664.0	36684.0	0	-1
chb19	chb19_11.edf	230400	36964.0	36984.0	0	-1
chb19	chb19_11.edf	307200	37264.0	37284.0	0	-1
chb19	chb19_11.edf	384000	37564.0	37584.0	0	-1
chb19	chb19_11.edf	460800	37864.0	37884.0	0	-1
chb19	chb19_11.edf	537600	38164.0	38184.0	0	-1
chb19	chb19_11.edf	614400	38464.0	38484.0	0	-1
chb19	chb19_11.edf	691200	38764.0	38784.0	0	-1
chb19	chb19_11.edf	768000	39064.0	39084.0	0	-1
chb19	chb19_11.edf	844800	39364.0	39384.0	0	-1
chb19	chb19_12.edf	0	39671.0	39691.0	0	-1
chb19	chb19_12.edf	76800	39971.0	39991.0	0	-1
chb19	chb19_12.edf	153600	40271.0	40291.0	0	-1
chb19	chb19_12.edf	230400	40571.0	40591.0	0	-1
chb19	chb19_12.edf	307200	40871.0	40891.0	0	-1
chb19	chb19_12.edf	384000	41171.0	41191.0	0	-1
chb19	chb19_12.edf	460800	41471.0	41491.0	0	-1
chb19	chb19_12.edf	537600	41771.0	41791.0	0	-1
chb19	chb19_12.edf	614400	42071.0	42091.0	0	-1
chb19	chb19_12.edf	691200	42371.0	42391.0	0	-1
chb19	chb19_12.edf	768000	42671.0	42691.0	0	-1
chb19	chb19_12.edf	844800	42971.0	42991.0	0	-1
chb19	chb19_13.edf	0	43277.0	43297.0	0	-1
chb19	chb19_13.edf	76800	43577.0	43597.0	0	-1
chb19	chb19_13.edf	153600	43877.0	43897.0	0	-1
chb19	chb19_13.edf	230400	44177.0	44197.0	0	-1
chb19	chb19_13.edf	307200	44477.0	44497.0	0	-1
chb19	chb19_13.edf	384000	44777.0	44797.0	0	-1
chb19	chb19_13.edf	460800	45077.0	45097.0	0	-1
chb19	chb19_13.edf	537600	45377.0	45397.0	0	-1
chb19	chb19_13.edf	614400	45677.0	45697.0	0	-1
chb19	chb19_13.edf	691200	45977.0	45997.0	0	-1
chb19	chb19_13.edf	768000	46277.0	46297.0	0	-1
chb19	chb19_13.edf	844800	46577.0	46597.0	0	-1
chb19	chb19_14.edf	0	46884.0	46904.0	0	-1
chb19	chb19_14.edf	76800	47184.0	47204.0	0	-1
chb19	chb19_14.edf	153600	47484.0	47504.0	0	-1
chb19	chb19_14.edf	230400	47784.0	47804.0	0	-1
chb19	chb19_14.edf	307200	48084.0	48104.0	0	-1
chb19	chb19_14.edf	384000	48384.0	48404.0	0	-1
chb19	chb19_14.edf	460800	48684.0	48704.0	0	-1
chb19	chb19_14.edf	537600	48984.0	49004.0	0	-1
chb19	chb19_14.edf	614400	49284.0	49304.0	0	-1
chb19	chb19_14.edf	691200	49584.0	49604.0	0	-1
chb19	chb19_14.edf	768000	49884.0	49904.0	0	-1
chb19	chb19_14.edf	844800	50184.0	50204.0	0	-1
chb19	chb19_15.edf	0	50491.0	50511.0	0	-1
chb19	chb19_15.edf	76800	50791.0	50811.0	0	-1
chb19	chb19_15.edf	153600	51091.0	51111.0	0	-1
chb19	chb19_15.edf	230400	51391.0	51411.0	0	-1
chb19	chb19_15.edf	307200	51691.0	51711.0	0	-1
chb19	chb19_15.edf	384000	51991.0	52011.0	0	-1
chb19	chb19_15.edf	460800	52291.0	52311.0	0	-1
chb19	chb19_15.edf	537600	52591.0	52611.0	0	-1
chb19	chb19_15.edf	614400	52891.0	52911.0	0	-1
chb19	chb19_15.edf	691200	53191.0	53211.0	0	-1
chb19	chb19_15.edf	768000	53491.0	53511.0	0	-1
chb19	chb19_15.edf	844800	53791.0	53811.0	0	-1
chb19	chb19_16.edf	0	54098.0	54118.0	0	-1
chb19	chb19_16.edf	76800	54398.0	54418.0	0	-1
chb19	chb19_16.edf	153600	54698.0	54718.0	0	-1
chb19	chb19_16.edf	230400	54998.0	55018.0	0	-1
chb19	chb19_16.edf	307200	55298.0	55318.0	0	-1
chb19	chb19_16.edf	384000	55598.0	55618.0	0	-1
chb19	chb19_16.edf	460800	55898.0	55918.0	0	-1
chb19	chb19_16.edf	537600	56198.0	56218.0	0	-1
chb19	chb19_16.edf	614400	56498.0	56518.0	0	-1
chb19	chb19_16.edf	691200	56798.0	56818.0	0	-1
chb19	chb19_16.edf	768000	57098.0	57118.0	0	-1
chb19	chb19_16.edf	844800	57398.0	57418.0	0	-1
chb19	chb19_17.edf	0	68525.0	68545.0	0	-1
chb19	chb19_17.edf	76800	68825.0	68845.0	0	-1
chb19	chb19_17.edf	153600	69125.0	69145.0	0	-1
chb19	chb19_17.edf	230400	69425.0	69445.0	0	-1
chb19	chb19_17.edf	307200	69725.0	69745.0	0	-1
chb19	chb19_17.edf	384000	70025.0	70045.0	0	-1
chb19	chb19_17.edf	460800	70325.0	70345.0	0	-1
chb19	chb19_17.edf	537600	70625.0	70645.0	0	-1
chb19	chb19_17.edf	614400	70925.0	70945.0	0	-1
chb19	chb19_17.edf	691200	71225.0	71245.0	0	-1
chb19	chb19_17.edf	768000	71525.0	71545.0	0	-1
chb19	chb19_17.edf	844800	71825.0	71845.0	0	-1
chb19	chb19_18.edf	0	72132.0	72152.0	0	-1
chb19	chb19_18.edf	76800	72432.0	72452.0	0	-1
chb19	chb19_18.edf	153600	72732.0	72752.0	0	-1
chb19	chb19_18.edf	230400	73032.0	73052.0	0	-1
chb19	chb19_18.edf	307200	73332.0	73352.0	0	-1
chb19	chb19_18.edf	384000	73632.0	73652.0	0	-1
chb19	chb19_18.edf	460800	73932.0	73952.0	0	-1
chb19	chb19_18.edf	537600	74232.0	74252.0	0	-1
chb19	chb19_18.edf	614400	74532.0	74552.0	0	-1
chb19	chb19_18.edf	691200	74832.0	74852.0	0	-1
chb19	chb19_18.edf	768000	75132.0	75152.0	0	-1
chb19	chb19_18.edf	844800	75432.0	75452.0	0	-1
chb19	chb19_19.edf	0	75738.0	75758.0	0	-1
chb19	chb19_19.edf	76800	76038.0	76058.0	0	-1
chb19	chb19_19.edf	153600	76338.0	76358.0	0	-1
chb19	chb19_19.edf	230400	76638.0	76658.0	0	-1
chb19	chb19_19.edf	307200	76938.0	76958.0	0	-1
chb19	chb19_19.edf	384000	77238.0	77258.0	0	-1
chb19	chb19_19.edf	460800	77538.0	77558.0	0	-1
chb19	chb19_19.edf	537600	77838.0	77858.0	0	-1
chb19	chb19_19.edf	614400	78138.0	78158.0	0	-1
chb19	chb19_19.edf	691200	78438.0	78458.0	0	-1
chb19	chb19_19.edf	768000	78738.0	78758.0	0	-1
chb19	chb19_19.edf	844800	79038.0	79058.0	0	-1
chb19	chb19_20.edf	0	79345.0	79365.0	0	-1
chb19	chb19_20.edf	76800	79645.0	79665.0	0	-1
chb19	chb19_20.edf	153600	79945.0	79965.0	0	-1
chb19	chb19_20.edf	230400	80245.0	80265.0	0	-1
chb19	chb19_20.edf	307200	80545.0	80565.0	0	-1
chb19	chb19_20.edf	384000	80845.0	80865.0	0	-1
chb19	chb19_20.edf	460800	81145.0	81165.0	0	-1
chb19	chb19_20.edf	537600	81445.0	81465.0	0	-1
chb19	chb19_20.edf	614400	81745.0	81765.0	0	-1
chb19	chb19_20.edf	691200	82045.0	82065.0	0	-1
chb19	chb19_20.edf	768000	82345.0	82365.0	0	-1
chb19	chb19_20.edf	844800	82645.0	82665.0	0	-1
chb19	chb19_21.edf	0	82952.0	82972.0	0	-1
chb19	chb19_21.edf	76800	83252.0	83272.0	0	-1
chb19	chb19_21.edf	153600	83552.0	83572.0	0	-1
chb19	chb19_21.edf	230400	83852.0	83872.0	0	-1
chb19	chb19_21.edf	307200	84152.0	84172.0	0	-1
chb19	chb19_21.edf	384000	84452.0	84472.0	0	-1
chb19	chb19_21.edf	460800	84752.0	84772.0	0	-1
chb19	chb19_21.edf	537600	85052.0	85072.0	0	-1
chb19	chb19_21.edf	614400	85352.0	85372.0	0	-1
chb19	chb19_21.edf	691200	85652.0	85672.0	0	-1
chb19	chb19_21.edf	768000	85952.0	85972.0	0	-1
chb19	chb19_21.edf	844800	86252.0	86272.0	0	-1
chb19	chb19_22.edf	0	104592.0	104612.0	0	-1
chb19	chb19_22.edf	76800	104892.0	104912.0	0	-1
chb19	chb19_22.edf	153600	105192.0	105212.0	0	-1
chb19	chb19_22.edf	230400	105492.0	105512.0	0	-1
chb19	chb19_22.edf	307200	105792.0	105812.0	0	-1
chb19	chb19_22.edf	384000	106092.0	106112.0	0	-1
chb19	chb19_22.edf	460800	106392.0	106412.0	0	-1
chb19	chb19_22.edf	537600	106692.0	106712.0	0	-1
chb19	chb19_22.edf	614400	106992.0	107012.0	0	-1
chb19	chb19_22.edf	691200	107292.0	107312.0	0	-1
chb19	chb19_22.edf	768000	107592.0	107612.0	0	-1
chb19	chb19_22.edf	844800	107892.0	107912.0	0	-1
chb19	chb19_23.edf	0	108199.0	108219.0	0	-1
chb19	chb19_23.edf	76800	108499.0	108519.0	0	-1
chb19	chb19_23.edf	153600	108799.0	108819.0	0	-1
chb19	chb19_23.edf	230400	109099.0	109119.0	0	-1
chb19	chb19_23.edf	307200	109399.0	109419.0	0	-1
chb19	chb19_23.edf	384000	109699.0	109719.0	0	-1
chb19	chb19_23.edf	460800	109999.0	110019.0	0	-1
chb19	chb19_23.edf	537600	110299.0	110319.0	0	-1
chb19	chb19_23.edf	614400	110599.0	110619.0	0	-1
chb19	chb19_23.edf	691200	110899.0	110919.0	0	-1
chb19	chb19_23.edf	768000	111199.0	111219.0	0	-1
chb19	chb19_23.edf	844800	111499.0	111519.0	0	-1
chb19	chb19_24.edf	0	111806.0	111826.0	0	-1
chb19	chb19_24.edf	76800	112106.0	112126.0	0	-1
chb19	chb19_24.edf	153600	112406.0	112426.0	0	-1
chb19	chb19_24.edf	230400	112706.0	112726.0	0	-1
chb19	chb19_24.edf	307200	113006.0	113026.0	0	-1
chb19	chb19_24.edf	384000	113306.0	113326.0	0	-1
chb19	chb19_24.edf	460800	113606.0	113626.0	0	-1
chb19	chb19_24.edf	537600	113906.0	113926.0	0	-1
chb19	chb19_24.edf	614400	114206.0	114226.0	0	-1
chb19	chb19_24.edf	691200	114506.0	114526.0	0	-1
chb19	chb19_24.edf	768000	114806.0	114826.0	0	-1
chb19	chb19_24.edf	844800	115106.0	115126.0	0	-1
chb19	chb19_25.edf	0	115412.0	115432.0	0	-1
chb19	chb19_25.edf	76800	115712.0	115732.0	0	-1
chb19	chb19_25.edf	153600	116012.0	116032.0	0	-1
chb19	chb19_25.edf	230400	116312.0	116332.0	0	-1
chb19	chb19_25.edf	307200	116612.0	116632.0	0	-1
chb19	chb19_25.edf	384000	116912.0	116932.0	0	-1
chb19	chb19_25.edf	460800	117212.0	117232.0	0	-1
chb19	chb19_25.edf	537600	117512.0	117532.0	0	-1
chb19	chb19_25.edf	614400	117812.0	117832.0	0	-1
chb19	chb19_25.edf	691200	118112.0	118132.0	0	-1
chb19	chb19_25.edf	768000	118412.0	118432.0	0	-1
chb19	chb19_25.edf	844800	118712.0	118732.0	0	-1
chb19	chb19_26.edf	0	126233.0	126253.0	0	-1
chb19	chb19_26.edf	76800	126533.0	126553.0	0	-1
chb19	chb19_26.edf	153600	126833.0	126853.0	0	-1
chb19	chb19_26.edf	230400	127133.0	127153.0	0	-1
chb19	chb19_26.edf	307200	127433.0	127453.0	0	-1
chb19	chb19_26.edf	384000	127733.0	127753.0	0	-1
chb19	chb19_26.edf	460800	128033.0	128053.0	0	-1
chb19	chb19_26.edf	537600	128333.0	128353.0	0	-1
chb19	chb19_26.edf	614400	128633.0	128653.0	0	-1
chb19	chb19_26.edf	691200	128933.0	128953.0	0	-1
chb19	chb19_26.edf	768000	129233.0	129253.0	0	-1
chb19	chb19_26.edf	844800	129533.0	129553.0	0	-1
chb19	chb19_27.edf	0	206828.0	206848.0	0	-1
chb19	chb19_27.edf	76800	207128.0	207148.0	0	-1
chb19	chb19_27.edf	153600	207428.0	207448.0	0	-1
chb19	chb19_27.edf	230400	207728.0	207748.0	0	-1
chb19	chb19_27.edf	307200	208028.0	208048.0	0	-1
chb19	chb19_27.edf	384000	208328.0	208348.0	0	-1
chb19	chb19_27.edf	460800	208628.0	208648.0	0	-1
chb19	chb19_27.edf	537600	208928.0	208948.0	0	-1
chb19	chb19_27.edf	614400	209228.0	209248.0	0	-1
chb19	chb19_27.edf	691200	209528.0	209548.0	0	-1
chb19	chb19_27.edf	768000	209828.0	209848.0	0	-1
chb19	chb19_27.edf	844800	210128.0	210148.0	0	-1
chb19	chb19_29.edf	0	308082.0	308102.0	0	-1
chb19	chb19_29.edf	76800	308382.0	308402.0	0	-1
chb19	chb19_29.edf	153600	308682.0	308702.0	0	-1
chb19	chb19_29.edf	230400	308982.0	309002.0	0	-1
chb19	chb19_29.edf	232960	308992.0	309012.0	0	-1
chb19	chb19_29.edf	235520	309002.0	309022.0	0	-1
chb19	chb19_29.edf	238080	309012.0	309032.0	0	-1
chb19	chb19_29.edf	240640	309022.0	309042.0	0	-1
chb19	chb19_29.edf	243200	309032.0	309052.0	0	-1
chb19	chb19_29.edf	245760	309042.0	309062.0	0	-1
chb19	chb19_29.edf	248320	309052.0	309072.0	0	-1
chb19	chb19_29.edf	250880	309062.0	309082.0	0	-1
chb19	chb19_29.edf	253440	309072.0	309092.0	0	-1
chb19	chb19_29.edf	256000	309082.0	309102.0	0	-1
chb19	chb19_29.edf	258560	309092.0	309112.0	0	-1
chb19	chb19_29.edf	261120	309102.0	309122.0	0	-1
chb19	chb19_29.edf	263680	309112.0	309132.0	0	-1
chb19	chb19_29.edf	266240	309122.0	309142.0	0	-1
chb19	chb19_29.edf	268800	309132.0	309152.0	0	-1
chb19	chb19_29.edf	271360	309142.0	309162.0	0	-1
chb19	chb19_29.edf	273920	309152.0	309172.0	0	-1
chb19	chb19_29.edf	276480	309162.0	309182.0	0	-1
chb19	chb19_29.edf	279040	309172.0	309192.0	0	-1
chb19	chb19_29.edf	281600	309182.0	309202.0	0	-1
chb19	chb19_29.edf	284160	309192.0	309212.0	0	-1
chb19	chb19_29.edf	286720	309202.0	309222.0	0	-1
chb19	chb19_29.edf	289280	309212.0	309232.0	0	-1
chb19	chb19_29.edf	291840	309222.0	309242.0	0	-1
chb19	chb19_29.edf	299520	309252.0	309272.0	1	1	1
chb19	chb19_29.edf	302080	309262.0	309282.0	1	1	1
chb19	chb19_29.edf	304640	309272.0	309292.0	1	1	1
chb19	chb19_29.edf	307200	309282.0	309302.0	1	1	1
chb19	chb19_29.edf	309760	309292.0	309312.0	1	1	1
chb19	chb19_29.edf	312320	309302.0	309322.0	1	1	1
chb19	chb19_29.edf	314880	309312.0	309332.0	1	1	1
chb19	chb19_29.edf	317440	309322.0	309342.0	1	1	1
chb19	chb19_29.edf	320000	309332.0	309352.0	1	1	1
chb19	chb19_29.edf	322560	309342.0	309362.0	1	1	1
chb19	chb19_29.edf	325120	309352.0	309372.0	1	1	1
chb19	chb19_29.edf	327680	309362.0	309382.0	1	1	1
chb19	chb19_29.edf	330240	309372.0	309392.0	1	1	1
chb19	chb19_29.edf	332800	309382.0	309402.0	1	1	1
chb19	chb19_29.edf	335360	309392.0	309412.0	1	1	1
chb19	chb19_29.edf	337920	309402.0	309422.0	1	1	1
chb19	chb19_29.edf	340480	309412.0	309432.0	1	1	1
chb19	chb19_29.edf	343040	309422.0	309442.0	1	1	1
chb19	chb19_29.edf	345600	309432.0	309452.0	1	1	1
chb19	chb19_29.edf	348160	309442.0	309462.0	1	1	1
chb19	chb19_29.edf	350720	309452.0	309472.0	1	1	1
chb19	chb19_29.edf	353280	309462.0	309482.0	1	1	1
chb19	chb19_29.edf	355840	309472.0	309492.0	1	1	1
chb19	chb19_29.edf	358400	309482.0	309502.0	1	1	1
chb19	chb19_29.edf	360960	309492.0	309512.0	1	1	1
chb19	chb19_29.edf	363520	309502.0	309522.0	1	1	1
chb19	chb19_29.edf	366080	309512.0	309532.0	1	1	1
chb19	chb19_29.edf	368640	309522.0	309542.0	1	1	1
chb19	chb19_29.edf	371200	309532.0	309552.0	1	1	1
chb19	chb19_29.edf	373760	309542.0	309562.0	1	1	1
chb19	chb19_29.edf	376320	309552.0	309572.0	1	1	1
chb19	chb19_29.edf	378880	309562.0	309582.0	1	1	1
chb19	chb19_29.edf	381440	309572.0	309592.0	1	1	1
chb19	chb19_29.edf	384000	309582.0	309602.0	1	1	1
chb19	chb19_29.edf	386560	309592.0	309612.0	1	1	1
chb19	chb19_29.edf	389120	309602.0	309622.0	1	1	1
chb19	chb19_29.edf	391680	309612.0	309632.0	1	1	1
chb19	chb19_29.edf	394240	309622.0	309642.0	1	1	1
chb19	chb19_29.edf	396800	309632.0	309652.0	1	1	1
chb19	chb19_29.edf	399360	309642.0	309662.0	1	1	1
chb19	chb19_29.edf	401920	309652.0	309672.0	1	1	1
chb19	chb19_29.edf	404480	309662.0	309682.0	1	1	1
chb19	chb19_29.edf	407040	309672.0	309692.0	1	1	1
chb19	chb19_29.edf	409600	309682.0	309702.0	1	1	1
chb19	chb19_29.edf	412160	309692.0	309712.0	1	1	1
chb19	chb19_29.edf	414720	309702.0	309722.0	1	1	1
chb19	chb19_29.edf	417280	309712.0	309732.0	1	1	1
chb19	chb19_29.edf	419840	309722.0	309742.0	1	1	1
chb19	chb19_29.edf	422400	309732.0	309752.0	1	1	1
chb19	chb19_29.edf	424960	309742.0	309762.0	1	1	1
chb19	chb19_29.edf	427520	309752.0	309772.0	1	1	1
chb19	chb19_29.edf	430080	309762.0	309782.0	1	1	1
chb19	chb19_29.edf	432640	309772.0	309792.0	1	1	1
chb19	chb19_29.edf	435200	309782.0	309802.0	1	1	1
chb19	chb19_29.edf	437760	309792.0	309812.0	1	1	1
chb19	chb19_29.edf	440320	309802.0	309822.0	1	1	1
chb19	chb19_29.edf	442880	309812.0	309832.0	1	1	1
chb19	chb19_29.edf	445440	309822.0	309842.0	1	1	1
chb19	chb19_29.edf	448000	309832.0	309852.0	1	1	1
chb19	chb19_29.edf	450560	309842.0	309862.0	1	1	1
chb19	chb19_29.edf	453120	309852.0	309872.0	1	1	1
chb19	chb19_29.edf	455680	309862.0	309882.0	1	1	1
chb19	chb19_29.edf	458240	309872.0	309892.0	1	1	1
chb19	chb19_29.edf	460800	309882.0	309902.0	1	1	1
chb19	chb19_29.edf	463360	309892.0	309912.0	1	1	1
chb19	chb19_29.edf	465920	309902.0	309922.0	1	1	1
chb19	chb19_29.edf	468480	309912.0	309932.0	1	1	1
chb19	chb19_29.edf	471040	309922.0	309942.0	1	1	1
chb19	chb19_29.edf	473600	309932.0	309952.0	1	1	1
chb19	chb19_29.edf	476160	309942.0	309962.0	1	1	1
chb19	chb19_29.edf	478720	309952.0	309972.0	1	1	1
chb19	chb19_29.edf	481280	309962.0	309982.0	1	1	1
chb19	chb19_29.edf	483840	309972.0	309992.0	1	1	1
chb19	chb19_29.edf	486400	309982.0	310002.0	1	1	1
chb19	chb19_29.edf	488960	309992.0	310012.0	1	1	1
chb19	chb19_29.edf	491520	310002.0	310022.0	1	1	1
chb19	chb19_29.edf	494080	310012.0	310032.0	1	1	1
chb19	chb19_29.edf	496640	310022.0	310042.0	1	1	1
chb19	chb19_29.edf	499200	310032.0	310052.0	1	1	1
chb19	chb19_29.edf	501760	310042.0	310062.0	1	1	1
chb19	chb19_29.edf	504320	310052.0	310072.0	1	1	1
chb19	chb19_29.edf	506880	310062.0	310082.0	1	1	1
chb19	chb19_29.edf	509440	310072.0	310092.0	1	1	1
chb19	chb19_29.edf	512000	310082.0	310102.0	1	1	1
chb19	chb19_29.edf	514560	310092.0	310112.0	1	1	1
chb19	chb19_29.edf	517120	310102.0	310122.0	1	1	1
chb19	chb19_29.edf	519680	310112.0	310132.0	1	1	1
chb19	chb19_29.edf	522240	310122.0	310142.0	1	1	1
chb19	chb19_29.edf	524800	310132.0	310152.0	1	1	1
chb19	chb19_29.edf	527360	310142.0	310162.0	1	1	1
chb19	chb19_29.edf	529920	310152.0	310172.0	1	1	1
chb19	chb19_29.edf	532480	310162.0	310182.0	1	1	1
chb19	chb19_29.edf	535040	310172.0	310192.0	1	1	1
chb19	chb19_29.edf	537600	310182.0	310202.0	1	1	1
chb19	chb19_29.edf	540160	310192.0	310212.0	1	1	1
chb19	chb19_29.edf	542720	310202.0	310222.0	1	1	1
chb19	chb19_29.edf	545280	310212.0	310232.0	1	1	1
chb19	chb19_29.edf	547840	310222.0	310242.0	1	1	1
chb19	chb19_29.edf	550400	310232.0	310252.0	1	1	1
chb19	chb19_29.edf	552960	310242.0	310262.0	1	1	1
chb19	chb19_29.edf	555520	310252.0	310272.0	1	1	1
chb19	chb19_29.edf	558080	310262.0	310282.0	1	1	1
chb19	chb19_29.edf	560640	310272.0	310292.0	1	1	1
chb19	chb19_29.edf	563200	310282.0	310302.0	1	1	1
chb19	chb19_29.edf	565760	310292.0	310312.0	1	1	1
chb19	chb19_29.edf	568320	310302.0	310322.0	1	1	1
chb19	chb19_29.edf	570880	310312.0	310332.0	1	1	1
chb19	chb19_29.edf	573440	310322.0	310342.0	1	1	1
chb19	chb19_29.edf	576000	310332.0	310352.0	1	1	1
chb19	chb19_29.edf	578560	310342.0	310362.0	1	1	1
chb19	chb19_29.edf	581120	310352.0	310372.0	1	1	1
chb19	chb19_29.edf	583680	310362.0	310382.0	1	1	1
chb19	chb19_29.edf	586240	310372.0	310392.0	1	1	1
chb19	chb19_29.edf	588800	310382.0	310402.0	1	1	1
chb19	chb19_29.edf	591360	310392.0	310412.0	1	1	1
chb19	chb19_29.edf	593920	310402.0	310422.0	1	1	1
chb19	chb19_29.edf	596480	310412.0	310432.0	1	1	1
chb19	chb19_29.edf	599040	310422.0	310442.0	1	1	1
chb19	chb19_29.edf	601600	310432.0	310452.0	1	1	1
chb19	chb19_29.edf	604160	310442.0	310462.0	1	1	1
chb19	chb19_29.edf	606720	310452.0	310472.0	1	1	1
chb19	chb19_29.edf	609280	310462.0	310482.0	1	1	1
chb19	chb19_29.edf	611840	310472.0	310492.0	1	1	1
chb19	chb19_29.edf	614400	310482.0	310502.0	1	1	1
chb19	chb19_29.edf	616960	310492.0	310512.0	1	1	1
chb19	chb19_29.edf	619520	310502.0	310522.0	1	1	1
chb19	chb19_29.edf	622080	310512.0	310532.0	1	1	1
chb19	chb19_29.edf	624640	310522.0	310542.0	1	1	1
chb19	chb19_29.edf	627200	310532.0	310552.0	1	1	1
chb19	chb19_29.edf	629760	310542.0	310562.0	1	1	1
chb19	chb19_29.edf	632320	310552.0	310572.0	1	1	1
chb19	chb19_29.edf	634880	310562.0	310582.0	1	1	1
chb19	chb19_29.edf	637440	310572.0	310592.0	1	1	1
chb19	chb19_29.edf	640000	310582.0	310602.0	1	1	1
chb19	chb19_29.edf	642560	310592.0	310612.0	1	1	1
chb19	chb19_29.edf	645120	310602.0	310622.0	1	1	1
chb19	chb19_29.edf	647680	310612.0	310632.0	1	1	1
chb19	chb19_29.edf	650240	310622.0	310642.0	1	1	1
chb19	chb19_29.edf	652800	310632.0	310652.0	1	1	1
chb19	chb19_29.edf	655360	310642.0	310662.0	1	1	1
chb19	chb19_29.edf	657920	310652.0	310672.0	1	1	1
chb19	chb19_29.edf	660480	310662.0	310682.0	1	1	1
chb19	chb19_29.edf	663040	310672.0	310692.0	1	1	1
chb19	chb19_29.edf	665600	310682.0	310702.0	1	1	1
chb19	chb19_29.edf	668160	310692.0	310712.0	1	1	1
chb19	chb19_29.edf	670720	310702.0	310722.0	1	1	1
chb19	chb19_29.edf	673280	310712.0	310732.0	1	1	1
chb19	chb19_29.edf	675840	310722.0	310742.0	1	1	1
