## Supplementary material for "Same pipelines, different answers: how evaluation design shapes EEG seizure prediction": Reproducibility archive (code, manifests and predictions): chb20_candidates.csv

case	file	start_sample	start_s	end_s	label	event_id	event_ids
chb20	chb20_01.edf	0	0.0	20.0	0	-1
chb20	chb20_01.edf	76800	300.0	320.0	0	-1
chb20	chb20_01.edf	153600	600.0	620.0	0	-1
chb20	chb20_01.edf	230400	900.0	920.0	0	-1
chb20	chb20_01.edf	307200	1200.0	1220.0	0	-1
chb20	chb20_01.edf	384000	1500.0	1520.0	0	-1
chb20	chb20_01.edf	460800	1800.0	1820.0	0	-1
chb20	chb20_01.edf	537600	2100.0	2120.0	0	-1
chb20	chb20_01.edf	614400	2400.0	2420.0	0	-1
chb20	chb20_01.edf	691200	2700.0	2720.0	0	-1
chb20	chb20_01.edf	768000	3000.0	3020.0	0	-1
chb20	chb20_01.edf	844800	3300.0	3320.0	0	-1
chb20	chb20_02.edf	0	3636.0	3656.0	0	-1
chb20	chb20_02.edf	76800	3936.0	3956.0	0	-1
chb20	chb20_02.edf	153600	4236.0	4256.0	0	-1
chb20	chb20_02.edf	230400	4536.0	4556.0	0	-1
chb20	chb20_02.edf	307200	4836.0	4856.0	0	-1
chb20	chb20_02.edf	384000	5136.0	5156.0	0	-1
chb20	chb20_02.edf	460800	5436.0	5456.0	0	-1
chb20	chb20_02.edf	537600	5736.0	5756.0	0	-1
chb20	chb20_02.edf	614400	6036.0	6056.0	0	-1
chb20	chb20_02.edf	691200	6336.0	6356.0	0	-1
chb20	chb20_02.edf	768000	6636.0	6656.0	0	-1
chb20	chb20_02.edf	844800	6936.0	6956.0	0	-1
chb20	chb20_03.edf	0	7243.0	7263.0	0	-1
chb20	chb20_03.edf	76800	7543.0	7563.0	0	-1
chb20	chb20_03.edf	153600	7843.0	7863.0	0	-1
chb20	chb20_03.edf	230400	8143.0	8163.0	0	-1
chb20	chb20_03.edf	307200	8443.0	8463.0	0	-1
chb20	chb20_03.edf	384000	8743.0	8763.0	0	-1
chb20	chb20_03.edf	460800	9043.0	9063.0	0	-1
chb20	chb20_03.edf	537600	9343.0	9363.0	0	-1
chb20	chb20_03.edf	614400	9643.0	9663.0	0	-1
chb20	chb20_03.edf	691200	9943.0	9963.0	0	-1
chb20	chb20_03.edf	768000	10243.0	10263.0	0	-1
chb20	chb20_03.edf	844800	10543.0	10563.0	0	-1
chb20	chb20_04.edf	0	10851.0	10871.0	0	-1
chb20	chb20_04.edf	76800	11151.0	11171.0	0	-1
chb20	chb20_04.edf	153600	11451.0	11471.0	0	-1
chb20	chb20_04.edf	230400	11751.0	11771.0	0	-1
chb20	chb20_04.edf	307200	12051.0	12071.0	0	-1
chb20	chb20_04.edf	384000	12351.0	12371.0	0	-1
chb20	chb20_04.edf	460800	12651.0	12671.0	0	-1
chb20	chb20_04.edf	537600	12951.0	12971.0	0	-1
chb20	chb20_04.edf	614400	13251.0	13271.0	0	-1
chb20	chb20_04.edf	691200	13551.0	13571.0	0	-1
chb20	chb20_04.edf	768000	13851.0	13871.0	0	-1
chb20	chb20_04.edf	844800	14151.0	14171.0	0	-1
chb20	chb20_05.edf	0	14458.0	14478.0	0	-1
chb20	chb20_05.edf	76800	14758.0	14778.0	0	-1
chb20	chb20_05.edf	153600	15058.0	15078.0	0	-1
chb20	chb20_05.edf	230400	15358.0	15378.0	0	-1
chb20	chb20_05.edf	307200	15658.0	15678.0	0	-1
chb20	chb20_05.edf	384000	15958.0	15978.0	0	-1
chb20	chb20_05.edf	460800	16258.0	16278.0	0	-1
chb20	chb20_05.edf	537600	16558.0	16578.0	0	-1
chb20	chb20_05.edf	614400	16858.0	16878.0	0	-1
chb20	chb20_05.edf	691200	17158.0	17178.0	0	-1
chb20	chb20_05.edf	768000	17458.0	17478.0	0	-1
chb20	chb20_05.edf	844800	17758.0	17778.0	0	-1
chb20	chb20_06.edf	0	18065.0	18085.0	0	-1
chb20	chb20_06.edf	76800	18365.0	18385.0	0	-1
chb20	chb20_06.edf	153600	18665.0	18685.0	0	-1
chb20	chb20_06.edf	230400	18965.0	18985.0	0	-1
chb20	chb20_06.edf	307200	19265.0	19285.0	0	-1
chb20	chb20_06.edf	384000	19565.0	19585.0	0	-1
chb20	chb20_06.edf	460800	19865.0	19885.0	0	-1
chb20	chb20_06.edf	537600	20165.0	20185.0	0	-1
chb20	chb20_06.edf	614400	20465.0	20485.0	0	-1
chb20	chb20_06.edf	691200	20765.0	20785.0	0	-1
chb20	chb20_06.edf	768000	21065.0	21085.0	0	-1
chb20	chb20_06.edf	844800	21365.0	21385.0	0	-1
chb20	chb20_07.edf	0	21671.0	21691.0	0	-1
chb20	chb20_07.edf	76800	21971.0	21991.0	0	-1
chb20	chb20_07.edf	153600	22271.0	22291.0	0	-1
chb20	chb20_07.edf	230400	22571.0	22591.0	0	-1
chb20	chb20_07.edf	307200	22871.0	22891.0	0	-1
chb20	chb20_07.edf	384000	23171.0	23191.0	0	-1
chb20	chb20_07.edf	460800	23471.0	23491.0	0	-1
chb20	chb20_07.edf	537600	23771.0	23791.0	0	-1
chb20	chb20_07.edf	614400	24071.0	24091.0	0	-1
chb20	chb20_07.edf	691200	24371.0	24391.0	0	-1
chb20	chb20_07.edf	768000	24671.0	24691.0	0	-1
chb20	chb20_07.edf	844800	24971.0	24991.0	0	-1
chb20	chb20_08.edf	0	25278.0	25298.0	0	-1
chb20	chb20_08.edf	76800	25578.0	25598.0	0	-1
chb20	chb20_08.edf	153600	25878.0	25898.0	0	-1
chb20	chb20_08.edf	230400	26178.0	26198.0	0	-1
chb20	chb20_08.edf	307200	26478.0	26498.0	0	-1
chb20	chb20_08.edf	384000	26778.0	26798.0	0	-1
chb20	chb20_08.edf	460800	27078.0	27098.0	0	-1
chb20	chb20_08.edf	537600	27378.0	27398.0	0	-1
chb20	chb20_08.edf	614400	27678.0	27698.0	0	-1
chb20	chb20_08.edf	691200	27978.0	27998.0	0	-1
chb20	chb20_08.edf	768000	28278.0	28298.0	0	-1
chb20	chb20_08.edf	844800	28578.0	28598.0	0	-1
chb20	chb20_11.edf	0	36098.0	36118.0	0	-1
chb20	chb20_11.edf	76800	36398.0	36418.0	0	-1
chb20	chb20_11.edf	153600	36698.0	36718.0	0	-1
chb20	chb20_11.edf	230400	36998.0	37018.0	0	-1
chb20	chb20_11.edf	307200	37298.0	37318.0	0	-1
chb20	chb20_11.edf	384000	37598.0	37618.0	0	-1
chb20	chb20_11.edf	460800	37898.0	37918.0	0	-1
chb20	chb20_11.edf	463360	37908.0	37928.0	0	-1
chb20	chb20_11.edf	465920	37918.0	37938.0	0	-1
chb20	chb20_11.edf	468480	37928.0	37948.0	0	-1
chb20	chb20_11.edf	471040	37938.0	37958.0	0	-1
chb20	chb20_11.edf	473600	37948.0	37968.0	0	-1
chb20	chb20_11.edf	476160	37958.0	37978.0	0	-1
chb20	chb20_11.edf	478720	37968.0	37988.0	0	-1
chb20	chb20_11.edf	481280	37978.0	37998.0	0	-1
chb20	chb20_11.edf	488960	38008.0	38028.0	1	0	0
chb20	chb20_11.edf	491520	38018.0	38038.0	1	0	0
chb20	chb20_11.edf	494080	38028.0	38048.0	1	0	0
chb20	chb20_11.edf	496640	38038.0	38058.0	1	0	0
chb20	chb20_11.edf	499200	38048.0	38068.0	1	0	0
chb20	chb20_11.edf	501760	38058.0	38078.0	1	0	0
chb20	chb20_11.edf	504320	38068.0	38088.0	1	0	0
chb20	chb20_11.edf	506880	38078.0	38098.0	1	0	0
chb20	chb20_11.edf	509440	38088.0	38108.0	1	0	0
chb20	chb20_11.edf	512000	38098.0	38118.0	1	0	0
chb20	chb20_11.edf	514560	38108.0	38128.0	1	0	0
chb20	chb20_11.edf	517120	38118.0	38138.0	1	0	0
chb20	chb20_11.edf	519680	38128.0	38148.0	1	0	0
chb20	chb20_11.edf	522240	38138.0	38158.0	1	0	0
chb20	chb20_11.edf	524800	38148.0	38168.0	1	0	0
chb20	chb20_11.edf	527360	38158.0	38178.0	1	0	0
chb20	chb20_11.edf	529920	38168.0	38188.0	1	0	0
chb20	chb20_11.edf	532480	38178.0	38198.0	1	0	0
chb20	chb20_11.edf	535040	38188.0	38208.0	1	0	0
chb20	chb20_11.edf	537600	38198.0	38218.0	1	0	0
chb20	chb20_11.edf	540160	38208.0	38228.0	1	0	0
chb20	chb20_11.edf	542720	38218.0	38238.0	1	0	0
chb20	chb20_11.edf	545280	38228.0	38248.0	1	0	0
chb20	chb20_11.edf	547840	38238.0	38258.0	1	0	0
chb20	chb20_11.edf	550400	38248.0	38268.0	1	0	0
chb20	chb20_11.edf	552960	38258.0	38278.0	1	0	0
chb20	chb20_11.edf	555520	38268.0	38288.0	1	0	0
chb20	chb20_11.edf	558080	38278.0	38298.0	1	0	0
chb20	chb20_11.edf	560640	38288.0	38308.0	1	0	0
chb20	chb20_11.edf	563200	38298.0	38318.0	1	0	0
chb20	chb20_11.edf	565760	38308.0	38328.0	1	0	0
chb20	chb20_11.edf	568320	38318.0	38338.0	1	0	0
chb20	chb20_11.edf	570880	38328.0	38348.0	1	0	0
chb20	chb20_11.edf	573440	38338.0	38358.0	1	0	0
chb20	chb20_11.edf	576000	38348.0	38368.0	1	0	0
chb20	chb20_11.edf	578560	38358.0	38378.0	1	0	0
chb20	chb20_11.edf	581120	38368.0	38388.0	1	0	0
chb20	chb20_11.edf	583680	38378.0	38398.0	1	0	0
chb20	chb20_11.edf	586240	38388.0	38408.0	1	0	0
chb20	chb20_11.edf	588800	38398.0	38418.0	1	0	0
chb20	chb20_11.edf	591360	38408.0	38428.0	1	0	0
chb20	chb20_11.edf	593920	38418.0	38438.0	1	0	0
chb20	chb20_11.edf	596480	38428.0	38448.0	1	0	0
chb20	chb20_11.edf	599040	38438.0	38458.0	1	0	0
chb20	chb20_11.edf	601600	38448.0	38468.0	1	0	0
chb20	chb20_11.edf	604160	38458.0	38478.0	1	0	0
chb20	chb20_11.edf	606720	38468.0	38488.0	1	0	0
chb20	chb20_11.edf	609280	38478.0	38498.0	1	0	0
chb20	chb20_11.edf	611840	38488.0	38508.0	1	0	0
chb20	chb20_11.edf	614400	38498.0	38518.0	1	0	0
chb20	chb20_11.edf	616960	38508.0	38528.0	1	0	0
chb20	chb20_11.edf	619520	38518.0	38538.0	1	0	0
chb20	chb20_11.edf	622080	38528.0	38548.0	1	0	0
chb20	chb20_11.edf	624640	38538.0	38558.0	1	0	0
chb20	chb20_11.edf	627200	38548.0	38568.0	1	0	0
chb20	chb20_11.edf	629760	38558.0	38578.0	1	0	0
chb20	chb20_11.edf	632320	38568.0	38588.0	1	0	0
chb20	chb20_11.edf	634880	38578.0	38598.0	1	0	0
chb20	chb20_11.edf	637440	38588.0	38608.0	1	0	0
chb20	chb20_11.edf	640000	38598.0	38618.0	1	0	0
chb20	chb20_11.edf	642560	38608.0	38628.0	1	0	0
chb20	chb20_11.edf	645120	38618.0	38638.0	1	0	0
chb20	chb20_11.edf	647680	38628.0	38648.0	1	0	0
chb20	chb20_11.edf	650240	38638.0	38658.0	1	0	0
chb20	chb20_11.edf	652800	38648.0	38668.0	1	0	0
chb20	chb20_11.edf	655360	38658.0	38678.0	1	0	0
chb20	chb20_11.edf	657920	38668.0	38688.0	1	0	0
chb20	chb20_11.edf	660480	38678.0	38698.0	1	0	0
chb20	chb20_11.edf	663040	38688.0	38708.0	1	0	0
chb20	chb20_11.edf	665600	38698.0	38718.0	1	0	0
chb20	chb20_11.edf	668160	38708.0	38728.0	1	0	0
chb20	chb20_11.edf	670720	38718.0	38738.0	1	0	0
chb20	chb20_11.edf	673280	38728.0	38748.0	1	0	0
chb20	chb20_11.edf	675840	38738.0	38758.0	1	0	0
chb20	chb20_11.edf	678400	38748.0	38768.0	1	0	0
chb20	chb20_11.edf	680960	38758.0	38778.0	1	0	0
chb20	chb20_11.edf	683520	38768.0	38788.0	1	0	0
chb20	chb20_11.edf	686080	38778.0	38798.0	1	0	0
chb20	chb20_11.edf	688640	38788.0	38808.0	1	0	0
chb20	chb20_11.edf	691200	38798.0	38818.0	1	0	0
chb20	chb20_11.edf	693760	38808.0	38828.0	1	0	0
chb20	chb20_11.edf	696320	38818.0	38838.0	1	0	0
chb20	chb20_11.edf	698880	38828.0	38848.0	1	0	0
chb20	chb20_11.edf	701440	38838.0	38858.0	1	0	0
chb20	chb20_11.edf	704000	38848.0	38868.0	1	0	0
chb20	chb20_11.edf	706560	38858.0	38878.0	1	0	0
chb20	chb20_11.edf	709120	38868.0	38888.0	1	0	0
chb20	chb20_11.edf	711680	38878.0	38898.0	1	0	0
chb20	chb20_11.edf	714240	38888.0	38908.0	1	0	0
chb20	chb20_11.edf	716800	38898.0	38918.0	1	0	0
chb20	chb20_11.edf	719360	38908.0	38928.0	1	0	0
chb20	chb20_11.edf	721920	38918.0	38938.0	1	0	0
chb20	chb20_11.edf	724480	38928.0	38948.0	1	0	0
chb20	chb20_11.edf	727040	38938.0	38958.0	1	0	0
chb20	chb20_11.edf	729600	38948.0	38968.0	1	0	0
chb20	chb20_11.edf	732160	38958.0	38978.0	1	0	0
chb20	chb20_11.edf	734720	38968.0	38988.0	1	0	0
chb20	chb20_11.edf	737280	38978.0	38998.0	1	0	0
chb20	chb20_11.edf	739840	38988.0	39008.0	1	0	0
chb20	chb20_11.edf	742400	38998.0	39018.0	1	0	0
chb20	chb20_11.edf	744960	39008.0	39028.0	1	0	0
chb20	chb20_11.edf	747520	39018.0	39038.0	1	0	0
chb20	chb20_11.edf	750080	39028.0	39048.0	1	0	0
chb20	chb20_11.edf	752640	39038.0	39058.0	1	0	0
chb20	chb20_11.edf	755200	39048.0	39068.0	1	0	0
chb20	chb20_11.edf	757760	39058.0	39078.0	1	0	0
chb20	chb20_11.edf	760320	39068.0	39088.0	1	0	0
chb20	chb20_11.edf	762880	39078.0	39098.0	1	0	0
chb20	chb20_11.edf	765440	39088.0	39108.0	1	0	0
chb20	chb20_11.edf	768000	39098.0	39118.0	1	0	0
chb20	chb20_11.edf	770560	39108.0	39128.0	1	0	0
chb20	chb20_11.edf	773120	39118.0	39138.0	1	0	0
chb20	chb20_11.edf	775680	39128.0	39148.0	1	0	0
chb20	chb20_11.edf	778240	39138.0	39158.0	1	0	0
chb20	chb20_11.edf	780800	39148.0	39168.0	1	0	0
chb20	chb20_11.edf	783360	39158.0	39178.0	1	0	0
chb20	chb20_11.edf	785920	39168.0	39188.0	1	0	0
chb20	chb20_11.edf	788480	39178.0	39198.0	1	0	0
chb20	chb20_11.edf	791040	39188.0	39208.0	1	0	0
chb20	chb20_11.edf	793600	39198.0	39218.0	1	0	0
chb20	chb20_11.edf	796160	39208.0	39228.0	1	0	0
chb20	chb20_11.edf	798720	39218.0	39238.0	1	0	0
chb20	chb20_11.edf	801280	39228.0	39248.0	1	0	0
chb20	chb20_11.edf	803840	39238.0	39258.0	1	0	0
chb20	chb20_11.edf	806400	39248.0	39268.0	1	0	0
chb20	chb20_11.edf	808960	39258.0	39278.0	1	0	0
chb20	chb20_11.edf	811520	39268.0	39288.0	1	0	0
chb20	chb20_11.edf	814080	39278.0	39298.0	1	0	0
chb20	chb20_11.edf	816640	39288.0	39308.0	1	0	0
chb20	chb20_11.edf	819200	39298.0	39318.0	1	0	0
chb20	chb20_11.edf	821760	39308.0	39328.0	1	0	0
chb20	chb20_11.edf	824320	39318.0	39338.0	1	0	0
chb20	chb20_11.edf	826880	39328.0	39348.0	1	0	0
chb20	chb20_11.edf	829440	39338.0	39358.0	1	0	0
chb20	chb20_11.edf	832000	39348.0	39368.0	1	0	0
chb20	chb20_11.edf	834560	39358.0	39378.0	1	0	0
chb20	chb20_11.edf	837120	39368.0	39388.0	1	0	0
chb20	chb20_11.edf	839680	39378.0	39398.0	1	0	0
chb20	chb20_11.edf	842240	39388.0	39408.0	1	0	0
chb20	chb20_11.edf	844800	39398.0	39418.0	1	0	0
chb20	chb20_11.edf	847360	39408.0	39428.0	1	0	0
chb20	chb20_11.edf	849920	39418.0	39438.0	1	0	0
chb20	chb20_11.edf	852480	39428.0	39448.0	1	0	0
chb20	chb20_11.edf	855040	39438.0	39458.0	1	0	0
chb20	chb20_11.edf	857600	39448.0	39468.0	1	0	0
chb20	chb20_11.edf	860160	39458.0	39478.0	1	0	0
chb20	chb20_11.edf	862720	39468.0	39488.0	1	0	0
chb20	chb20_11.edf	865280	39478.0	39498.0	1	0	0
chb20	chb20_21.edf	0	71779.0	71799.0	0	-1
chb20	chb20_21.edf	76800	72079.0	72099.0	0	-1
chb20	chb20_21.edf	153600	72379.0	72399.0	0	-1
chb20	chb20_21.edf	230400	72679.0	72699.0	0	-1
chb20	chb20_21.edf	307200	72979.0	72999.0	0	-1
chb20	chb20_21.edf	384000	73279.0	73299.0	0	-1
chb20	chb20_21.edf	460800	73579.0	73599.0	0	-1
chb20	chb20_21.edf	537600	73879.0	73899.0	0	-1
chb20	chb20_21.edf	614400	74179.0	74199.0	0	-1
chb20	chb20_21.edf	691200	74479.0	74499.0	0	-1
chb20	chb20_21.edf	768000	74779.0	74799.0	0	-1
chb20	chb20_21.edf	844800	75079.0	75099.0	0	-1
chb20	chb20_22.edf	0	75478.0	75498.0	0	-1
chb20	chb20_22.edf	76800	75778.0	75798.0	0	-1
chb20	chb20_22.edf	153600	76078.0	76098.0	0	-1
chb20	chb20_23.edf	0	76596.0	76616.0	0	-1
chb20	chb20_23.edf	76800	76896.0	76916.0	0	-1
chb20	chb20_23.edf	153600	77196.0	77216.0	0	-1
chb20	chb20_23.edf	230400	77496.0	77516.0	0	-1
chb20	chb20_23.edf	307200	77796.0	77816.0	0	-1
chb20	chb20_23.edf	384000	78096.0	78116.0	0	-1
chb20	chb20_23.edf	460800	78396.0	78416.0	0	-1
chb20	chb20_23.edf	537600	78696.0	78716.0	0	-1
chb20	chb20_23.edf	614400	78996.0	79016.0	0	-1
chb20	chb20_23.edf	691200	79296.0	79316.0	0	-1
chb20	chb20_25.edf	0	83412.0	83432.0	0	-1
chb20	chb20_25.edf	76800	83712.0	83732.0	0	-1
chb20	chb20_25.edf	153600	84012.0	84032.0	0	-1
chb20	chb20_25.edf	230400	84312.0	84332.0	0	-1
chb20	chb20_25.edf	307200	84612.0	84632.0	0	-1
chb20	chb20_25.edf	384000	84912.0	84932.0	0	-1
chb20	chb20_25.edf	460800	85212.0	85232.0	0	-1
chb20	chb20_25.edf	537600	85512.0	85532.0	0	-1
chb20	chb20_25.edf	614400	85812.0	85832.0	0	-1
chb20	chb20_25.edf	691200	86112.0	86132.0	0	-1
chb20	chb20_25.edf	768000	86412.0	86432.0	0	-1
chb20	chb20_25.edf	844800	86712.0	86732.0	0	-1
chb20	chb20_26.edf	0	87019.0	87039.0	0	-1
chb20	chb20_26.edf	76800	87319.0	87339.0	0	-1
chb20	chb20_26.edf	153600	87619.0	87639.0	0	-1
chb20	chb20_26.edf	230400	87919.0	87939.0	0	-1
chb20	chb20_26.edf	307200	88219.0	88239.0	0	-1
chb20	chb20_26.edf	384000	88519.0	88539.0	0	-1
chb20	chb20_26.edf	460800	88819.0	88839.0	0	-1
chb20	chb20_26.edf	537600	89119.0	89139.0	0	-1
chb20	chb20_26.edf	614400	89419.0	89439.0	0	-1
chb20	chb20_26.edf	691200	89719.0	89739.0	0	-1
chb20	chb20_26.edf	768000	90019.0	90039.0	0	-1
chb20	chb20_26.edf	844800	90319.0	90339.0	0	-1
chb20	chb20_27.edf	0	90625.0	90645.0	0	-1
chb20	chb20_27.edf	76800	90925.0	90945.0	0	-1
chb20	chb20_27.edf	153600	91225.0	91245.0	0	-1
chb20	chb20_27.edf	230400	91525.0	91545.0	0	-1
chb20	chb20_27.edf	307200	91825.0	91845.0	0	-1
chb20	chb20_27.edf	384000	92125.0	92145.0	0	-1
chb20	chb20_27.edf	460800	92425.0	92445.0	0	-1
chb20	chb20_27.edf	537600	92725.0	92745.0	0	-1
chb20	chb20_27.edf	614400	93025.0	93045.0	0	-1
chb20	chb20_27.edf	691200	93325.0	93345.0	0	-1
chb20	chb20_27.edf	768000	93625.0	93645.0	0	-1
chb20	chb20_27.edf	844800	93925.0	93945.0	0	-1
chb20	chb20_28.edf	0	94232.0	94252.0	0	-1
chb20	chb20_28.edf	76800	94532.0	94552.0	0	-1
chb20	chb20_28.edf	153600	94832.0	94852.0	0	-1
chb20	chb20_28.edf	230400	95132.0	95152.0	0	-1
chb20	chb20_28.edf	307200	95432.0	95452.0	0	-1
chb20	chb20_28.edf	384000	95732.0	95752.0	0	-1
chb20	chb20_28.edf	460800	96032.0	96052.0	0	-1
chb20	chb20_28.edf	537600	96332.0	96352.0	0	-1
chb20	chb20_28.edf	614400	96632.0	96652.0	0	-1
chb20	chb20_28.edf	691200	96932.0	96952.0	0	-1
chb20	chb20_28.edf	768000	97232.0	97252.0	0	-1
chb20	chb20_28.edf	844800	97532.0	97552.0	0	-1
chb20	chb20_29.edf	0	97839.0	97859.0	0	-1
chb20	chb20_29.edf	76800	98139.0	98159.0	0	-1
chb20	chb20_29.edf	153600	98439.0	98459.0	0	-1
chb20	chb20_29.edf	230400	98739.0	98759.0	0	-1
chb20	chb20_29.edf	307200	99039.0	99059.0	0	-1
chb20	chb20_29.edf	384000	99339.0	99359.0	0	-1
chb20	chb20_29.edf	460800	99639.0	99659.0	0	-1
chb20	chb20_29.edf	537600	99939.0	99959.0	0	-1
chb20	chb20_29.edf	614400	100239.0	100259.0	0	-1
chb20	chb20_29.edf	691200	100539.0	100559.0	0	-1
chb20	chb20_29.edf	768000	100839.0	100859.0	0	-1
chb20	chb20_29.edf	844800	101139.0	101159.0	0	-1
chb20	chb20_30.edf	0	101446.0	101466.0	0	-1
chb20	chb20_30.edf	76800	101746.0	101766.0	0	-1
chb20	chb20_30.edf	153600	102046.0	102066.0	0	-1
chb20	chb20_30.edf	230400	102346.0	102366.0	0	-1
chb20	chb20_30.edf	307200	102646.0	102666.0	0	-1
chb20	chb20_30.edf	384000	102946.0	102966.0	0	-1
chb20	chb20_30.edf	460800	103246.0	103266.0	0	-1
chb20	chb20_30.edf	537600	103546.0	103566.0	0	-1
chb20	chb20_30.edf	614400	103846.0	103866.0	0	-1
chb20	chb20_30.edf	691200	104146.0	104166.0	0	-1
chb20	chb20_30.edf	768000	104446.0	104466.0	0	-1
chb20	chb20_30.edf	844800	104746.0	104766.0	0	-1
chb20	chb20_31.edf	0	105053.0	105073.0	0	-1
chb20	chb20_31.edf	76800	105353.0	105373.0	0	-1
chb20	chb20_31.edf	153600	105653.0	105673.0	0	-1
chb20	chb20_31.edf	230400	105953.0	105973.0	0	-1
chb20	chb20_31.edf	307200	106253.0	106273.0	0	-1
chb20	chb20_31.edf	384000	106553.0	106573.0	0	-1
chb20	chb20_31.edf	460800	106853.0	106873.0	0	-1
chb20	chb20_31.edf	537600	107153.0	107173.0	0	-1
chb20	chb20_31.edf	614400	107453.0	107473.0	0	-1
chb20	chb20_31.edf	691200	107753.0	107773.0	0	-1
chb20	chb20_31.edf	768000	108053.0	108073.0	0	-1
chb20	chb20_31.edf	844800	108353.0	108373.0	0	-1
chb20	chb20_34.edf	0	115873.0	115893.0	0	-1
chb20	chb20_34.edf	76800	116173.0	116193.0	0	-1
chb20	chb20_34.edf	153600	116473.0	116493.0	0	-1
chb20	chb20_34.edf	230400	116773.0	116793.0	0	-1
chb20	chb20_34.edf	307200	117073.0	117093.0	0	-1
chb20	chb20_34.edf	384000	117373.0	117393.0	0	-1
chb20	chb20_34.edf	460800	117673.0	117693.0	0	-1
chb20	chb20_34.edf	537600	117973.0	117993.0	0	-1
chb20	chb20_34.edf	614400	118273.0	118293.0	0	-1
chb20	chb20_34.edf	691200	118573.0	118593.0	0	-1
chb20	chb20_34.edf	768000	118873.0	118893.0	0	-1
chb20	chb20_34.edf	844800	119173.0	119193.0	0	-1
chb20	chb20_59.edf	0	200936.0	200956.0	0	-1
chb20	chb20_59.edf	76800	201236.0	201256.0	0	-1
chb20	chb20_59.edf	153600	201536.0	201556.0	0	-1
chb20	chb20_59.edf	230400	201836.0	201856.0	0	-1
chb20	chb20_59.edf	307200	202136.0	202156.0	0	-1
chb20	chb20_59.edf	384000	202436.0	202456.0	0	-1
chb20	chb20_59.edf	460800	202736.0	202756.0	0	-1
chb20	chb20_59.edf	537600	203036.0	203056.0	0	-1
chb20	chb20_59.edf	614400	203336.0	203356.0	0	-1
chb20	chb20_59.edf	691200	203636.0	203656.0	0	-1
chb20	chb20_59.edf	768000	203936.0	203956.0	0	-1
chb20	chb20_59.edf	844800	204236.0	204256.0	0	-1
chb20	chb20_60.edf	0	204543.0	204563.0	0	-1
chb20	chb20_60.edf	76800	204843.0	204863.0	0	-1
chb20	chb20_60.edf	153600	205143.0	205163.0	0	-1
chb20	chb20_60.edf	230400	205443.0	205463.0	0	-1
chb20	chb20_60.edf	307200	205743.0	205763.0	0	-1
chb20	chb20_60.edf	384000	206043.0	206063.0	0	-1
chb20	chb20_60.edf	460800	206343.0	206363.0	0	-1
chb20	chb20_60.edf	537600	206643.0	206663.0	0	-1
chb20	chb20_60.edf	614400	206943.0	206963.0	0	-1
chb20	chb20_60.edf	691200	207243.0	207263.0	0	-1
chb20	chb20_60.edf	768000	207543.0	207563.0	0	-1
chb20	chb20_60.edf	844800	207843.0	207863.0	0	-1
chb20	chb20_68.edf	0	233399.0	233419.0	1	7	7
chb20	chb20_68.edf	2560	233409.0	233429.0	1	7	7
chb20	chb20_68.edf	5120	233419.0	233439.0	1	7	7
chb20	chb20_68.edf	7680	233429.0	233449.0	1	7	7
chb20	chb20_68.edf	10240	233439.0	233459.0	1	7	7
chb20	chb20_68.edf	12800	233449.0	233469.0	1	7	7
chb20	chb20_68.edf	15360	233459.0	233479.0	1	7	7
chb20	chb20_68.edf	17920	233469.0	233489.0	1	7	7
chb20	chb20_68.edf	20480	233479.0	233499.0	1	7	7
chb20	chb20_68.edf	23040	233489.0	233509.0	1	7	7
chb20	chb20_68.edf	25600	233499.0	233519.0	1	7	7
chb20	chb20_68.edf	28160	233509.0	233529.0	1	7	7
chb20	chb20_68.edf	30720	233519.0	233539.0	1	7	7
chb20	chb20_68.edf	33280	233529.0	233549.0	1	7	7
chb20	chb20_68.edf	35840	233539.0	233559.0	1	7	7
chb20	chb20_68.edf	38400	233549.0	233569.0	1	7	7
chb20	chb20_68.edf	40960	233559.0	233579.0	1	7	7
chb20	chb20_68.edf	43520	233569.0	233589.0	1	7	7
chb20	chb20_68.edf	46080	233579.0	233599.0	1	7	7
chb20	chb20_68.edf	48640	233589.0	233609.0	1	7	7
chb20	chb20_68.edf	51200	233599.0	233619.0	1	7	7
chb20	chb20_68.edf	53760	233609.0	233629.0	1	7	7
chb20	chb20_68.edf	56320	233619.0	233639.0	1	7	7
chb20	chb20_68.edf	58880	233629.0	233649.0	1	7	7
chb20	chb20_68.edf	61440	233639.0	233659.0	1	7	7
chb20	chb20_68.edf	64000	233649.0	233669.0	1	7	7
chb20	chb20_68.edf	66560	233659.0	233679.0	1	7	7
chb20	chb20_68.edf	69120	233669.0	233689.0	1	7	7
chb20	chb20_68.edf	71680	233679.0	233699.0	1	7	7
chb20	chb20_68.edf	74240	233689.0	233709.0	1	7	7
chb20	chb20_68.edf	76800	233699.0	233719.0	1	7	7
chb20	chb20_68.edf	79360	233709.0	233729.0	1	7	7
chb20	chb20_68.edf	81920	233719.0	233739.0	1	7	7
chb20	chb20_68.edf	84480	233729.0	233749.0	1	7	7
chb20	chb20_68.edf	87040	233739.0	233759.0	1	7	7
chb20	chb20_68.edf	89600	233749.0	233769.0	1	7	7
chb20	chb20_68.edf	92160	233759.0	233779.0	1	7	7
chb20	chb20_68.edf	94720	233769.0	233789.0	1	7	7
chb20	chb20_68.edf	97280	233779.0	233799.0	1	7	7
chb20	chb20_68.edf	99840	233789.0	233809.0	1	7	7
chb20	chb20_68.edf	102400	233799.0	233819.0	1	7	7
chb20	chb20_68.edf	104960	233809.0	233829.0	1	7	7
chb20	chb20_68.edf	107520	233819.0	233839.0	1	7	7
chb20	chb20_68.edf	110080	233829.0	233849.0	1	7	7
chb20	chb20_68.edf	112640	233839.0	233859.0	1	7	7
chb20	chb20_68.edf	115200	233849.0	233869.0	1	7	7
chb20	chb20_68.edf	117760	233859.0	233879.0	1	7	7
chb20	chb20_68.edf	120320	233869.0	233889.0	1	7	7
chb20	chb20_68.edf	122880	233879.0	233899.0	1	7	7
chb20	chb20_68.edf	125440	233889.0	233909.0	1	7	7
chb20	chb20_68.edf	128000	233899.0	233919.0	1	7	7
chb20	chb20_68.edf	130560	233909.0	233929.0	1	7	7
chb20	chb20_68.edf	133120	233919.0	233939.0	1	7	7
chb20	chb20_68.edf	135680	233929.0	233949.0	1	7	7
chb20	chb20_68.edf	138240	233939.0	233959.0	1	7	7
chb20	chb20_68.edf	140800	233949.0	233969.0	1	7	7
chb20	chb20_68.edf	143360	233959.0	233979.0	1	7	7
chb20	chb20_68.edf	145920	233969.0	233989.0	1	7	7
chb20	chb20_68.edf	148480	233979.0	233999.0	1	7	7
chb20	chb20_68.edf	151040	233989.0	234009.0	1	7	7
chb20	chb20_68.edf	153600	233999.0	234019.0	1	7	7
chb20	chb20_68.edf	156160	234009.0	234029.0	1	7	7
chb20	chb20_68.edf	158720	234019.0	234039.0	1	7	7
chb20	chb20_68.edf	161280	234029.0	234049.0	1	7	7
chb20	chb20_68.edf	163840	234039.0	234059.0	1	7	7
chb20	chb20_68.edf	166400	234049.0	234069.0	1	7	7
chb20	chb20_68.edf	168960	234059.0	234079.0	1	7	7
chb20	chb20_68.edf	171520	234069.0	234089.0	1	7	7
chb20	chb20_68.edf	174080	234079.0	234099.0	1	7	7
chb20	chb20_68.edf	176640	234089.0	234109.0	1	7	7
chb20	chb20_68.edf	179200	234099.0	234119.0	1	7	7
chb20	chb20_68.edf	181760	234109.0	234129.0	1	7	7
chb20	chb20_68.edf	184320	234119.0	234139.0	1	7	7
chb20	chb20_68.edf	186880	234129.0	234149.0	1	7	7
chb20	chb20_68.edf	189440	234139.0	234159.0	1	7	7
chb20	chb20_68.edf	192000	234149.0	234169.0	1	7	7
chb20	chb20_68.edf	194560	234159.0	234179.0	1	7	7
chb20	chb20_68.edf	197120	234169.0	234189.0	1	7	7
chb20	chb20_68.edf	199680	234179.0	234199.0	1	7	7
chb20	chb20_68.edf	202240	234189.0	234209.0	1	7	7
chb20	chb20_68.edf	204800	234199.0	234219.0	1	7	7
chb20	chb20_68.edf	207360	234209.0	234229.0	1	7	7
chb20	chb20_68.edf	209920	234219.0	234239.0	1	7	7
chb20	chb20_68.edf	212480	234229.0	234249.0	1	7	7
chb20	chb20_68.edf	215040	234239.0	234259.0	1	7	7
chb20	chb20_68.edf	217600	234249.0	234269.0	1	7	7
chb20	chb20_68.edf	220160	234259.0	234279.0	1	7	7
chb20	chb20_68.edf	222720	234269.0	234289.0	1	7	7
chb20	chb20_68.edf	225280	234279.0	234299.0	1	7	7
chb20	chb20_68.edf	227840	234289.0	234309.0	1	7	7
chb20	chb20_68.edf	230400	234299.0	234319.0	1	7	7
chb20	chb20_68.edf	232960	234309.0	234329.0	1	7	7
chb20	chb20_68.edf	235520	234319.0	234339.0	1	7	7
chb20	chb20_68.edf	238080	234329.0	234349.0	1	7	7
chb20	chb20_68.edf	240640	234339.0	234359.0	1	7	7
chb20	chb20_68.edf	243200	234349.0	234369.0	1	7	7
chb20	chb20_68.edf	245760	234359.0	234379.0	1	7	7
chb20	chb20_68.edf	248320	234369.0	234389.0	1	7	7
chb20	chb20_68.edf	250880	234379.0	234399.0	1	7	7
chb20	chb20_68.edf	253440	234389.0	234409.0	1	7	7
chb20	chb20_68.edf	256000	234399.0	234419.0	1	7	7
chb20	chb20_68.edf	258560	234409.0	234429.0	1	7	7
chb20	chb20_68.edf	261120	234419.0	234439.0	1	7	7
chb20	chb20_68.edf	263680	234429.0	234449.0	1	7	7
chb20	chb20_68.edf	266240	234439.0	234459.0	1	7	7
chb20	chb20_68.edf	268800	234449.0	234469.0	1	7	7
chb20	chb20_68.edf	271360	234459.0	234479.0	1	7	7
chb20	chb20_68.edf	273920	234469.0	234489.0	1	7	7
