## Supplementary material for "Same pipelines, different answers: how evaluation design shapes EEG seizure prediction": Reproducibility archive (code, manifests and predictions): chb21_candidates.csv

case	file	start_sample	start_s	end_s	label	event_id	event_ids
chb21	chb21_01.edf	0	0.0	20.0	0	-1
chb21	chb21_01.edf	76800	300.0	320.0	0	-1
chb21	chb21_01.edf	153600	600.0	620.0	0	-1
chb21	chb21_01.edf	230400	900.0	920.0	0	-1
chb21	chb21_01.edf	307200	1200.0	1220.0	0	-1
chb21	chb21_01.edf	384000	1500.0	1520.0	0	-1
chb21	chb21_01.edf	460800	1800.0	1820.0	0	-1
chb21	chb21_01.edf	537600	2100.0	2120.0	0	-1
chb21	chb21_01.edf	614400	2400.0	2420.0	0	-1
chb21	chb21_01.edf	691200	2700.0	2720.0	0	-1
chb21	chb21_01.edf	768000	3000.0	3020.0	0	-1
chb21	chb21_01.edf	844800	3300.0	3320.0	0	-1
chb21	chb21_02.edf	0	3604.0	3624.0	0	-1
chb21	chb21_02.edf	76800	3904.0	3924.0	0	-1
chb21	chb21_02.edf	153600	4204.0	4224.0	0	-1
chb21	chb21_02.edf	230400	4504.0	4524.0	0	-1
chb21	chb21_02.edf	307200	4804.0	4824.0	0	-1
chb21	chb21_02.edf	384000	5104.0	5124.0	0	-1
chb21	chb21_02.edf	460800	5404.0	5424.0	0	-1
chb21	chb21_02.edf	537600	5704.0	5724.0	0	-1
chb21	chb21_02.edf	614400	6004.0	6024.0	0	-1
chb21	chb21_02.edf	691200	6304.0	6324.0	0	-1
chb21	chb21_02.edf	768000	6604.0	6624.0	0	-1
chb21	chb21_02.edf	844800	6904.0	6924.0	0	-1
chb21	chb21_03.edf	0	7212.0	7232.0	0	-1
chb21	chb21_03.edf	76800	7512.0	7532.0	0	-1
chb21	chb21_03.edf	153600	7812.0	7832.0	0	-1
chb21	chb21_03.edf	230400	8112.0	8132.0	0	-1
chb21	chb21_03.edf	307200	8412.0	8432.0	0	-1
chb21	chb21_03.edf	384000	8712.0	8732.0	0	-1
chb21	chb21_03.edf	460800	9012.0	9032.0	0	-1
chb21	chb21_03.edf	537600	9312.0	9332.0	0	-1
chb21	chb21_03.edf	614400	9612.0	9632.0	0	-1
chb21	chb21_03.edf	691200	9912.0	9932.0	0	-1
chb21	chb21_03.edf	768000	10212.0	10232.0	0	-1
chb21	chb21_03.edf	844800	10512.0	10532.0	0	-1
chb21	chb21_04.edf	0	10819.0	10839.0	0	-1
chb21	chb21_04.edf	76800	11119.0	11139.0	0	-1
chb21	chb21_04.edf	153600	11419.0	11439.0	0	-1
chb21	chb21_04.edf	230400	11719.0	11739.0	0	-1
chb21	chb21_04.edf	307200	12019.0	12039.0	0	-1
chb21	chb21_04.edf	384000	12319.0	12339.0	0	-1
chb21	chb21_04.edf	460800	12619.0	12639.0	0	-1
chb21	chb21_04.edf	537600	12919.0	12939.0	0	-1
chb21	chb21_04.edf	614400	13219.0	13239.0	0	-1
chb21	chb21_04.edf	691200	13519.0	13539.0	0	-1
chb21	chb21_04.edf	768000	13819.0	13839.0	0	-1
chb21	chb21_04.edf	844800	14119.0	14139.0	0	-1
chb21	chb21_05.edf	0	14426.0	14446.0	0	-1
chb21	chb21_05.edf	76800	14726.0	14746.0	0	-1
chb21	chb21_05.edf	153600	15026.0	15046.0	0	-1
chb21	chb21_05.edf	230400	15326.0	15346.0	0	-1
chb21	chb21_05.edf	307200	15626.0	15646.0	0	-1
chb21	chb21_05.edf	384000	15926.0	15946.0	0	-1
chb21	chb21_05.edf	460800	16226.0	16246.0	0	-1
chb21	chb21_05.edf	537600	16526.0	16546.0	0	-1
chb21	chb21_05.edf	614400	16826.0	16846.0	0	-1
chb21	chb21_05.edf	691200	17126.0	17146.0	0	-1
chb21	chb21_05.edf	768000	17426.0	17446.0	0	-1
chb21	chb21_05.edf	844800	17726.0	17746.0	0	-1
chb21	chb21_06.edf	0	18033.0	18053.0	0	-1
chb21	chb21_06.edf	76800	18333.0	18353.0	0	-1
chb21	chb21_06.edf	153600	18633.0	18653.0	0	-1
chb21	chb21_06.edf	230400	18933.0	18953.0	0	-1
chb21	chb21_06.edf	307200	19233.0	19253.0	0	-1
chb21	chb21_06.edf	384000	19533.0	19553.0	0	-1
chb21	chb21_06.edf	460800	19833.0	19853.0	0	-1
chb21	chb21_06.edf	537600	20133.0	20153.0	0	-1
chb21	chb21_06.edf	614400	20433.0	20453.0	0	-1
chb21	chb21_06.edf	691200	20733.0	20753.0	0	-1
chb21	chb21_06.edf	768000	21033.0	21053.0	0	-1
chb21	chb21_06.edf	844800	21333.0	21353.0	0	-1
chb21	chb21_07.edf	0	21639.0	21659.0	0	-1
chb21	chb21_07.edf	76800	21939.0	21959.0	0	-1
chb21	chb21_07.edf	153600	22239.0	22259.0	0	-1
chb21	chb21_07.edf	230400	22539.0	22559.0	0	-1
chb21	chb21_07.edf	307200	22839.0	22859.0	0	-1
chb21	chb21_07.edf	384000	23139.0	23159.0	0	-1
chb21	chb21_07.edf	460800	23439.0	23459.0	0	-1
chb21	chb21_07.edf	537600	23739.0	23759.0	0	-1
chb21	chb21_07.edf	614400	24039.0	24059.0	0	-1
chb21	chb21_07.edf	691200	24339.0	24359.0	0	-1
chb21	chb21_07.edf	768000	24639.0	24659.0	0	-1
chb21	chb21_07.edf	844800	24939.0	24959.0	0	-1
chb21	chb21_08.edf	0	25246.0	25266.0	0	-1
chb21	chb21_08.edf	76800	25546.0	25566.0	0	-1
chb21	chb21_08.edf	153600	25846.0	25866.0	0	-1
chb21	chb21_08.edf	230400	26146.0	26166.0	0	-1
chb21	chb21_08.edf	307200	26446.0	26466.0	0	-1
chb21	chb21_08.edf	384000	26746.0	26766.0	0	-1
chb21	chb21_08.edf	460800	27046.0	27066.0	0	-1
chb21	chb21_08.edf	537600	27346.0	27366.0	0	-1
chb21	chb21_08.edf	614400	27646.0	27666.0	0	-1
chb21	chb21_08.edf	691200	27946.0	27966.0	0	-1
chb21	chb21_08.edf	768000	28246.0	28266.0	0	-1
chb21	chb21_08.edf	844800	28546.0	28566.0	0	-1
chb21	chb21_09.edf	0	28853.0	28873.0	0	-1
chb21	chb21_09.edf	76800	29153.0	29173.0	0	-1
chb21	chb21_09.edf	153600	29453.0	29473.0	0	-1
chb21	chb21_09.edf	230400	29753.0	29773.0	0	-1
chb21	chb21_09.edf	307200	30053.0	30073.0	0	-1
chb21	chb21_09.edf	384000	30353.0	30373.0	0	-1
chb21	chb21_09.edf	460800	30653.0	30673.0	0	-1
chb21	chb21_09.edf	537600	30953.0	30973.0	0	-1
chb21	chb21_09.edf	614400	31253.0	31273.0	0	-1
chb21	chb21_09.edf	691200	31553.0	31573.0	0	-1
chb21	chb21_09.edf	768000	31853.0	31873.0	0	-1
chb21	chb21_09.edf	844800	32153.0	32173.0	0	-1
chb21	chb21_10.edf	0	32460.0	32480.0	0	-1
chb21	chb21_10.edf	76800	32760.0	32780.0	0	-1
chb21	chb21_10.edf	153600	33060.0	33080.0	0	-1
chb21	chb21_10.edf	230400	33360.0	33380.0	0	-1
chb21	chb21_10.edf	307200	33660.0	33680.0	0	-1
chb21	chb21_10.edf	384000	33960.0	33980.0	0	-1
chb21	chb21_10.edf	460800	34260.0	34280.0	0	-1
chb21	chb21_10.edf	537600	34560.0	34580.0	0	-1
chb21	chb21_10.edf	614400	34860.0	34880.0	0	-1
chb21	chb21_10.edf	691200	35160.0	35180.0	0	-1
chb21	chb21_10.edf	768000	35460.0	35480.0	0	-1
chb21	chb21_10.edf	844800	35760.0	35780.0	0	-1
chb21	chb21_11.edf	0	36067.0	36087.0	0	-1
chb21	chb21_11.edf	76800	36367.0	36387.0	0	-1
chb21	chb21_11.edf	153600	36667.0	36687.0	0	-1
chb21	chb21_11.edf	230400	36967.0	36987.0	0	-1
chb21	chb21_11.edf	307200	37267.0	37287.0	0	-1
chb21	chb21_11.edf	384000	37567.0	37587.0	0	-1
chb21	chb21_11.edf	460800	37867.0	37887.0	0	-1
chb21	chb21_11.edf	537600	38167.0	38187.0	0	-1
chb21	chb21_11.edf	614400	38467.0	38487.0	0	-1
chb21	chb21_11.edf	691200	38767.0	38787.0	0	-1
chb21	chb21_11.edf	768000	39067.0	39087.0	0	-1
chb21	chb21_11.edf	844800	39367.0	39387.0	0	-1
chb21	chb21_12.edf	0	39674.0	39694.0	0	-1
chb21	chb21_12.edf	76800	39974.0	39994.0	0	-1
chb21	chb21_12.edf	153600	40274.0	40294.0	0	-1
chb21	chb21_12.edf	230400	40574.0	40594.0	0	-1
chb21	chb21_12.edf	307200	40874.0	40894.0	0	-1
chb21	chb21_12.edf	384000	41174.0	41194.0	0	-1
chb21	chb21_12.edf	460800	41474.0	41494.0	0	-1
chb21	chb21_12.edf	537600	41774.0	41794.0	0	-1
chb21	chb21_12.edf	614400	42074.0	42094.0	0	-1
chb21	chb21_12.edf	691200	42374.0	42394.0	0	-1
chb21	chb21_12.edf	768000	42674.0	42694.0	0	-1
chb21	chb21_12.edf	844800	42974.0	42994.0	0	-1
chb21	chb21_13.edf	0	43281.0	43301.0	0	-1
chb21	chb21_13.edf	76800	43581.0	43601.0	0	-1
chb21	chb21_13.edf	153600	43881.0	43901.0	0	-1
chb21	chb21_13.edf	230400	44181.0	44201.0	0	-1
chb21	chb21_13.edf	307200	44481.0	44501.0	0	-1
chb21	chb21_13.edf	384000	44781.0	44801.0	0	-1
chb21	chb21_13.edf	460800	45081.0	45101.0	0	-1
chb21	chb21_13.edf	537600	45381.0	45401.0	0	-1
chb21	chb21_13.edf	614400	45681.0	45701.0	0	-1
chb21	chb21_13.edf	691200	45981.0	46001.0	0	-1
chb21	chb21_13.edf	768000	46281.0	46301.0	0	-1
chb21	chb21_13.edf	844800	46581.0	46601.0	0	-1
chb21	chb21_14.edf	0	46888.0	46908.0	0	-1
chb21	chb21_14.edf	76800	47188.0	47208.0	0	-1
chb21	chb21_14.edf	153600	47488.0	47508.0	0	-1
chb21	chb21_14.edf	230400	47788.0	47808.0	0	-1
chb21	chb21_14.edf	307200	48088.0	48108.0	0	-1
chb21	chb21_14.edf	384000	48388.0	48408.0	0	-1
chb21	chb21_14.edf	460800	48688.0	48708.0	0	-1
chb21	chb21_14.edf	537600	48988.0	49008.0	0	-1
chb21	chb21_14.edf	614400	49288.0	49308.0	0	-1
chb21	chb21_14.edf	691200	49588.0	49608.0	0	-1
chb21	chb21_14.edf	768000	49888.0	49908.0	0	-1
chb21	chb21_14.edf	844800	50188.0	50208.0	0	-1
chb21	chb21_15.edf	0	50495.0	50515.0	0	-1
chb21	chb21_15.edf	76800	50795.0	50815.0	0	-1
chb21	chb21_15.edf	153600	51095.0	51115.0	0	-1
chb21	chb21_15.edf	230400	51395.0	51415.0	0	-1
chb21	chb21_15.edf	307200	51695.0	51715.0	0	-1
chb21	chb21_15.edf	384000	51995.0	52015.0	0	-1
chb21	chb21_15.edf	460800	52295.0	52315.0	0	-1
chb21	chb21_15.edf	537600	52595.0	52615.0	0	-1
chb21	chb21_15.edf	614400	52895.0	52915.0	0	-1
chb21	chb21_15.edf	691200	53195.0	53215.0	0	-1
chb21	chb21_15.edf	768000	53495.0	53515.0	0	-1
chb21	chb21_15.edf	844800	53795.0	53815.0	0	-1
chb21	chb21_16.edf	0	54102.0	54122.0	0	-1
chb21	chb21_16.edf	76800	54402.0	54422.0	0	-1
chb21	chb21_16.edf	153600	54702.0	54722.0	0	-1
chb21	chb21_16.edf	230400	55002.0	55022.0	0	-1
chb21	chb21_16.edf	307200	55302.0	55322.0	0	-1
chb21	chb21_16.edf	384000	55602.0	55622.0	0	-1
chb21	chb21_16.edf	460800	55902.0	55922.0	0	-1
chb21	chb21_16.edf	537600	56202.0	56222.0	0	-1
chb21	chb21_16.edf	614400	56502.0	56522.0	0	-1
chb21	chb21_16.edf	691200	56802.0	56822.0	0	-1
chb21	chb21_16.edf	768000	57102.0	57122.0	0	-1
chb21	chb21_16.edf	844800	57402.0	57422.0	0	-1
chb21	chb21_17.edf	0	57734.0	57754.0	0	-1
chb21	chb21_17.edf	76800	58034.0	58054.0	0	-1
chb21	chb21_17.edf	153600	58334.0	58354.0	0	-1
chb21	chb21_17.edf	230400	58634.0	58654.0	0	-1
chb21	chb21_17.edf	307200	58934.0	58954.0	0	-1
chb21	chb21_17.edf	384000	59234.0	59254.0	0	-1
chb21	chb21_17.edf	460800	59534.0	59554.0	0	-1
chb21	chb21_17.edf	537600	59834.0	59854.0	0	-1
chb21	chb21_17.edf	614400	60134.0	60154.0	0	-1
chb21	chb21_17.edf	691200	60434.0	60454.0	0	-1
chb21	chb21_17.edf	768000	60734.0	60754.0	0	-1
chb21	chb21_17.edf	844800	61034.0	61054.0	0	-1
chb21	chb21_18.edf	0	61341.0	61361.0	0	-1
chb21	chb21_18.edf	76800	61641.0	61661.0	0	-1
chb21	chb21_18.edf	153600	61941.0	61961.0	0	-1
chb21	chb21_18.edf	230400	62241.0	62261.0	0	-1
chb21	chb21_18.edf	307200	62541.0	62561.0	0	-1
chb21	chb21_18.edf	384000	62841.0	62861.0	0	-1
chb21	chb21_18.edf	460800	63141.0	63161.0	0	-1
chb21	chb21_18.edf	537600	63441.0	63461.0	0	-1
chb21	chb21_18.edf	614400	63741.0	63761.0	0	-1
chb21	chb21_18.edf	691200	64041.0	64061.0	0	-1
chb21	chb21_18.edf	768000	64341.0	64361.0	0	-1
chb21	chb21_18.edf	770560	64351.0	64371.0	0	-1
chb21	chb21_18.edf	773120	64361.0	64381.0	0	-1
chb21	chb21_18.edf	775680	64371.0	64391.0	0	-1
chb21	chb21_18.edf	778240	64381.0	64401.0	0	-1
chb21	chb21_18.edf	780800	64391.0	64411.0	0	-1
chb21	chb21_18.edf	783360	64401.0	64421.0	0	-1
chb21	chb21_18.edf	785920	64411.0	64431.0	0	-1
chb21	chb21_18.edf	793600	64441.0	64461.0	1	0	0
chb21	chb21_18.edf	796160	64451.0	64471.0	1	0	0
chb21	chb21_18.edf	798720	64461.0	64481.0	1	0	0
chb21	chb21_18.edf	801280	64471.0	64491.0	1	0	0
chb21	chb21_18.edf	803840	64481.0	64501.0	1	0	0
chb21	chb21_18.edf	806400	64491.0	64511.0	1	0	0
chb21	chb21_18.edf	808960	64501.0	64521.0	1	0	0
chb21	chb21_18.edf	811520	64511.0	64531.0	1	0	0
chb21	chb21_18.edf	814080	64521.0	64541.0	1	0	0
chb21	chb21_18.edf	816640	64531.0	64551.0	1	0	0
chb21	chb21_18.edf	819200	64541.0	64561.0	1	0	0
chb21	chb21_18.edf	821760	64551.0	64571.0	1	0	0
chb21	chb21_18.edf	824320	64561.0	64581.0	1	0	0
chb21	chb21_18.edf	826880	64571.0	64591.0	1	0	0
chb21	chb21_18.edf	829440	64581.0	64601.0	1	0	0
chb21	chb21_18.edf	832000	64591.0	64611.0	1	0	0
chb21	chb21_18.edf	834560	64601.0	64621.0	1	0	0
chb21	chb21_18.edf	837120	64611.0	64631.0	1	0	0
chb21	chb21_18.edf	839680	64621.0	64641.0	1	0	0
chb21	chb21_18.edf	842240	64631.0	64651.0	1	0	0
chb21	chb21_18.edf	844800	64641.0	64661.0	1	0	0
chb21	chb21_18.edf	847360	64651.0	64671.0	1	0	0
chb21	chb21_18.edf	849920	64661.0	64681.0	1	0	0
chb21	chb21_18.edf	852480	64671.0	64691.0	1	0	0
chb21	chb21_18.edf	855040	64681.0	64701.0	1	0	0
chb21	chb21_18.edf	857600	64691.0	64711.0	1	0	0
chb21	chb21_18.edf	860160	64701.0	64721.0	1	0	0
chb21	chb21_18.edf	862720	64711.0	64731.0	1	0	0
chb21	chb21_18.edf	865280	64721.0	64741.0	1	0	0
chb21	chb21_18.edf	867840	64731.0	64751.0	1	0	0
chb21	chb21_18.edf	870400	64741.0	64761.0	1	0	0
chb21	chb21_18.edf	872960	64751.0	64771.0	1	0	0
chb21	chb21_18.edf	875520	64761.0	64781.0	1	0	0
chb21	chb21_18.edf	878080	64771.0	64791.0	1	0	0
chb21	chb21_18.edf	880640	64781.0	64801.0	1	0	0
chb21	chb21_18.edf	883200	64791.0	64811.0	1	0	0
chb21	chb21_18.edf	885760	64801.0	64821.0	1	0	0
chb21	chb21_18.edf	888320	64811.0	64831.0	1	0	0
chb21	chb21_18.edf	890880	64821.0	64841.0	1	0	0
chb21	chb21_18.edf	893440	64831.0	64851.0	1	0	0
chb21	chb21_18.edf	896000	64841.0	64861.0	1	0	0
chb21	chb21_18.edf	898560	64851.0	64871.0	1	0	0
chb21	chb21_18.edf	901120	64861.0	64881.0	1	0	0
chb21	chb21_18.edf	903680	64871.0	64891.0	1	0	0
chb21	chb21_18.edf	906240	64881.0	64901.0	1	0	0
chb21	chb21_18.edf	908800	64891.0	64911.0	1	0	0
chb21	chb21_18.edf	911360	64901.0	64921.0	1	0	0
chb21	chb21_18.edf	913920	64911.0	64931.0	1	0	0
chb21	chb21_18.edf	916480	64921.0	64941.0	1	0	0
chb21	chb21_19.edf	0	64948.0	64968.0	1	0	0
chb21	chb21_19.edf	2560	64958.0	64978.0	1	0	0
chb21	chb21_19.edf	5120	64968.0	64988.0	1	0	0
chb21	chb21_19.edf	7680	64978.0	64998.0	1	0	0
chb21	chb21_19.edf	10240	64988.0	65008.0	1	0	0
chb21	chb21_19.edf	12800	64998.0	65018.0	1	0	0
chb21	chb21_19.edf	15360	65008.0	65028.0	1	0	0
chb21	chb21_19.edf	17920	65018.0	65038.0	1	0	0
chb21	chb21_19.edf	20480	65028.0	65048.0	1	0	0
chb21	chb21_19.edf	23040	65038.0	65058.0	1	0	0
chb21	chb21_19.edf	25600	65048.0	65068.0	1	0	0
chb21	chb21_19.edf	28160	65058.0	65078.0	1	0	0
chb21	chb21_19.edf	30720	65068.0	65088.0	1	0	0
chb21	chb21_19.edf	33280	65078.0	65098.0	1	0	0
chb21	chb21_19.edf	35840	65088.0	65108.0	1	0	0
chb21	chb21_19.edf	38400	65098.0	65118.0	1	0	0
chb21	chb21_19.edf	40960	65108.0	65128.0	1	0	0
chb21	chb21_19.edf	43520	65118.0	65138.0	1	0	0
chb21	chb21_19.edf	46080	65128.0	65148.0	1	0	0
chb21	chb21_19.edf	48640	65138.0	65158.0	1	0	0
chb21	chb21_19.edf	51200	65148.0	65168.0	1	0	0
chb21	chb21_19.edf	53760	65158.0	65178.0	1	0	0
chb21	chb21_19.edf	56320	65168.0	65188.0	1	0	0
chb21	chb21_19.edf	58880	65178.0	65198.0	1	0	0
chb21	chb21_19.edf	61440	65188.0	65208.0	1	0	0
chb21	chb21_19.edf	64000	65198.0	65218.0	1	0	0
chb21	chb21_19.edf	66560	65208.0	65228.0	1	0	0
chb21	chb21_19.edf	69120	65218.0	65238.0	1	0	0
chb21	chb21_19.edf	71680	65228.0	65248.0	1	0	0
chb21	chb21_19.edf	74240	65238.0	65258.0	1	0	0
chb21	chb21_19.edf	76800	65248.0	65268.0	1	0	0
chb21	chb21_19.edf	79360	65258.0	65278.0	1	0	0
chb21	chb21_19.edf	81920	65268.0	65288.0	1	0	0
chb21	chb21_19.edf	84480	65278.0	65298.0	1	0	0
chb21	chb21_19.edf	87040	65288.0	65308.0	1	0	0
chb21	chb21_19.edf	89600	65298.0	65318.0	1	0	0
chb21	chb21_19.edf	92160	65308.0	65328.0	1	0	0
chb21	chb21_19.edf	94720	65318.0	65338.0	1	0	0
chb21	chb21_19.edf	97280	65328.0	65348.0	1	0	0
chb21	chb21_19.edf	99840	65338.0	65358.0	1	0	0
chb21	chb21_19.edf	102400	65348.0	65368.0	1	0	0
chb21	chb21_19.edf	104960	65358.0	65378.0	1	0	0
chb21	chb21_19.edf	107520	65368.0	65388.0	1	0	0
chb21	chb21_19.edf	110080	65378.0	65398.0	1	0	0
chb21	chb21_19.edf	112640	65388.0	65408.0	1	0	0
chb21	chb21_19.edf	115200	65398.0	65418.0	1	0	0
chb21	chb21_19.edf	117760	65408.0	65428.0	1	0	0
chb21	chb21_19.edf	120320	65418.0	65438.0	1	0	0
chb21	chb21_19.edf	122880	65428.0	65448.0	1	0	0
chb21	chb21_19.edf	125440	65438.0	65458.0	1	0	0
chb21	chb21_19.edf	128000	65448.0	65468.0	1	0	0
chb21	chb21_19.edf	130560	65458.0	65478.0	1	0	0
chb21	chb21_19.edf	133120	65468.0	65488.0	1	0	0
chb21	chb21_19.edf	135680	65478.0	65498.0	1	0	0
chb21	chb21_19.edf	138240	65488.0	65508.0	1	0	0
chb21	chb21_19.edf	140800	65498.0	65518.0	1	0	0
chb21	chb21_19.edf	143360	65508.0	65528.0	1	0	0
chb21	chb21_19.edf	145920	65518.0	65538.0	1	0	0
chb21	chb21_19.edf	148480	65528.0	65548.0	1	0	0
chb21	chb21_19.edf	151040	65538.0	65558.0	1	0	0
chb21	chb21_19.edf	153600	65548.0	65568.0	1	0	0
chb21	chb21_19.edf	156160	65558.0	65578.0	1	0	0
chb21	chb21_19.edf	158720	65568.0	65588.0	1	0	0
chb21	chb21_19.edf	161280	65578.0	65598.0	1	0	0
chb21	chb21_19.edf	163840	65588.0	65608.0	1	0	0
chb21	chb21_19.edf	166400	65598.0	65618.0	1	0	0
chb21	chb21_19.edf	168960	65608.0	65628.0	1	0	0
chb21	chb21_19.edf	171520	65618.0	65638.0	1	0	0
chb21	chb21_19.edf	174080	65628.0	65648.0	1	0	0
chb21	chb21_19.edf	176640	65638.0	65658.0	1	0	0
chb21	chb21_19.edf	179200	65648.0	65668.0	1	0	0
chb21	chb21_19.edf	181760	65658.0	65678.0	1	0	0
chb21	chb21_19.edf	184320	65668.0	65688.0	1	0	0
chb21	chb21_19.edf	186880	65678.0	65698.0	1	0	0
chb21	chb21_19.edf	189440	65688.0	65708.0	1	0	0
chb21	chb21_19.edf	192000	65698.0	65718.0	1	0	0
chb21	chb21_19.edf	194560	65708.0	65728.0	1	0	0
chb21	chb21_19.edf	197120	65718.0	65738.0	1	0	0
chb21	chb21_19.edf	199680	65728.0	65748.0	1	0	0
chb21	chb21_19.edf	202240	65738.0	65758.0	1	0	0
chb21	chb21_19.edf	204800	65748.0	65768.0	1	0	0
chb21	chb21_19.edf	207360	65758.0	65778.0	1	0	0
chb21	chb21_19.edf	209920	65768.0	65788.0	1	0	0
chb21	chb21_19.edf	212480	65778.0	65798.0	1	0	0
chb21	chb21_19.edf	215040	65788.0	65808.0	1	0	0
chb21	chb21_19.edf	217600	65798.0	65818.0	1	0	0
chb21	chb21_19.edf	220160	65808.0	65828.0	1	0	0
chb21	chb21_19.edf	222720	65818.0	65838.0	1	0	0
chb21	chb21_19.edf	225280	65828.0	65848.0	1	0	0
chb21	chb21_19.edf	227840	65838.0	65858.0	1	0	0
chb21	chb21_19.edf	230400	65848.0	65868.0	1	0	0
chb21	chb21_19.edf	232960	65858.0	65878.0	1	0	0
chb21	chb21_19.edf	235520	65868.0	65888.0	1	0	0
chb21	chb21_19.edf	238080	65878.0	65898.0	1	0	0
chb21	chb21_19.edf	240640	65888.0	65908.0	1	0	0
chb21	chb21_19.edf	243200	65898.0	65918.0	1	0	0
chb21	chb21_19.edf	245760	65908.0	65928.0	1	0	0
chb21	chb21_24.edf	864256	99342.0	99362.0	0	-1
chb21	chb21_25.edf	0	103180.0	103200.0	0	-1
chb21	chb21_25.edf	76800	103480.0	103500.0	0	-1
chb21	chb21_25.edf	153600	103780.0	103800.0	0	-1
chb21	chb21_25.edf	230400	104080.0	104100.0	0	-1
chb21	chb21_25.edf	307200	104380.0	104400.0	0	-1
chb21	chb21_25.edf	384000	104680.0	104700.0	0	-1
chb21	chb21_25.edf	460800	104980.0	105000.0	0	-1
chb21	chb21_25.edf	537600	105280.0	105300.0	0	-1
chb21	chb21_25.edf	614400	105580.0	105600.0	0	-1
chb21	chb21_25.edf	691200	105880.0	105900.0	0	-1
chb21	chb21_25.edf	768000	106180.0	106200.0	0	-1
chb21	chb21_25.edf	844800	106480.0	106500.0	0	-1
chb21	chb21_26.edf	0	106787.0	106807.0	0	-1
chb21	chb21_26.edf	76800	107087.0	107107.0	0	-1
chb21	chb21_26.edf	153600	107387.0	107407.0	0	-1
chb21	chb21_26.edf	230400	107687.0	107707.0	0	-1
chb21	chb21_26.edf	307200	107987.0	108007.0	0	-1
chb21	chb21_26.edf	384000	108287.0	108307.0	0	-1
chb21	chb21_26.edf	460800	108587.0	108607.0	0	-1
chb21	chb21_26.edf	537600	108887.0	108907.0	0	-1
chb21	chb21_26.edf	614400	109187.0	109207.0	0	-1
chb21	chb21_26.edf	691200	109487.0	109507.0	0	-1
chb21	chb21_26.edf	768000	109787.0	109807.0	0	-1
chb21	chb21_26.edf	844800	110087.0	110107.0	0	-1
chb21	chb21_27.edf	0	110394.0	110414.0	0	-1
chb21	chb21_27.edf	76800	110694.0	110714.0	0	-1
chb21	chb21_27.edf	153600	110994.0	111014.0	0	-1
chb21	chb21_27.edf	230400	111294.0	111314.0	0	-1
chb21	chb21_27.edf	307200	111594.0	111614.0	0	-1
chb21	chb21_27.edf	384000	111894.0	111914.0	0	-1
chb21	chb21_27.edf	460800	112194.0	112214.0	0	-1
chb21	chb21_27.edf	537600	112494.0	112514.0	0	-1
chb21	chb21_27.edf	614400	112794.0	112814.0	0	-1
chb21	chb21_27.edf	691200	113094.0	113114.0	0	-1
chb21	chb21_27.edf	768000	113394.0	113414.0	0	-1
chb21	chb21_27.edf	844800	113694.0	113714.0	0	-1
chb21	chb21_28.edf	0	114001.0	114021.0	0	-1
chb21	chb21_28.edf	76800	114301.0	114321.0	0	-1
chb21	chb21_28.edf	153600	114601.0	114621.0	0	-1
chb21	chb21_28.edf	230400	114901.0	114921.0	0	-1
chb21	chb21_28.edf	307200	115201.0	115221.0	0	-1
chb21	chb21_28.edf	384000	115501.0	115521.0	0	-1
chb21	chb21_28.edf	460800	115801.0	115821.0	0	-1
chb21	chb21_28.edf	537600	116101.0	116121.0	0	-1
chb21	chb21_28.edf	614400	116401.0	116421.0	0	-1
chb21	chb21_28.edf	691200	116701.0	116721.0	0	-1
chb21	chb21_28.edf	768000	117001.0	117021.0	0	-1
chb21	chb21_28.edf	844800	117301.0	117321.0	0	-1
chb21	chb21_29.edf	0	139249.0	139269.0	0	-1
chb21	chb21_29.edf	76800	139549.0	139569.0	0	-1
chb21	chb21_29.edf	153600	139849.0	139869.0	0	-1
chb21	chb21_29.edf	230400	140149.0	140169.0	0	-1
chb21	chb21_29.edf	307200	140449.0	140469.0	0	-1
chb21	chb21_29.edf	384000	140749.0	140769.0	0	-1
chb21	chb21_29.edf	460800	141049.0	141069.0	0	-1
chb21	chb21_29.edf	537600	141349.0	141369.0	0	-1
chb21	chb21_29.edf	614400	141649.0	141669.0	0	-1
chb21	chb21_29.edf	691200	141949.0	141969.0	0	-1
chb21	chb21_29.edf	768000	142249.0	142269.0	0	-1
chb21	chb21_29.edf	844800	142549.0	142569.0	0	-1
chb21	chb21_30.edf	0	157283.0	157303.0	0	-1
chb21	chb21_30.edf	76800	157583.0	157603.0	0	-1
chb21	chb21_30.edf	153600	157883.0	157903.0	0	-1
chb21	chb21_30.edf	230400	158183.0	158203.0	0	-1
chb21	chb21_30.edf	307200	158483.0	158503.0	0	-1
chb21	chb21_30.edf	384000	158783.0	158803.0	0	-1
chb21	chb21_30.edf	460800	159083.0	159103.0	0	-1
chb21	chb21_30.edf	537600	159383.0	159403.0	0	-1
chb21	chb21_30.edf	614400	159683.0	159703.0	0	-1
chb21	chb21_30.edf	691200	159983.0	160003.0	0	-1
chb21	chb21_30.edf	768000	160283.0	160303.0	0	-1
chb21	chb21_30.edf	844800	160583.0	160603.0	0	-1
chb21	chb21_31.edf	0	189745.0	189765.0	0	-1
chb21	chb21_31.edf	76800	190045.0	190065.0	0	-1
chb21	chb21_31.edf	153600	190345.0	190365.0	0	-1
chb21	chb21_31.edf	230400	190645.0	190665.0	0	-1
chb21	chb21_31.edf	307200	190945.0	190965.0	0	-1
chb21	chb21_31.edf	384000	191245.0	191265.0	0	-1
chb21	chb21_31.edf	460800	191545.0	191565.0	0	-1
chb21	chb21_31.edf	537600	191845.0	191865.0	0	-1
chb21	chb21_31.edf	614400	192145.0	192165.0	0	-1
chb21	chb21_31.edf	691200	192445.0	192465.0	0	-1
chb21	chb21_31.edf	768000	192745.0	192765.0	0	-1
chb21	chb21_31.edf	844800	193045.0	193065.0	0	-1
chb21	chb21_32.edf	0	193352.0	193372.0	0	-1
chb21	chb21_32.edf	76800	193652.0	193672.0	0	-1
chb21	chb21_32.edf	153600	193952.0	193972.0	0	-1
chb21	chb21_32.edf	230400	194252.0	194272.0	0	-1
chb21	chb21_32.edf	307200	194552.0	194572.0	0	-1
chb21	chb21_32.edf	384000	194852.0	194872.0	0	-1
chb21	chb21_32.edf	460800	195152.0	195172.0	0	-1
chb21	chb21_32.edf	537600	195452.0	195472.0	0	-1
chb21	chb21_32.edf	614400	195752.0	195772.0	0	-1
chb21	chb21_32.edf	691200	196052.0	196072.0	0	-1
chb21	chb21_32.edf	768000	196352.0	196372.0	0	-1
chb21	chb21_32.edf	844800	196652.0	196672.0	0	-1
chb21	chb21_33.edf	0	196959.0	196979.0	0	-1
chb21	chb21_33.edf	76800	197259.0	197279.0	0	-1
chb21	chb21_33.edf	153600	197559.0	197579.0	0	-1
chb21	chb21_33.edf	230400	197859.0	197879.0	0	-1
chb21	chb21_33.edf	307200	198159.0	198179.0	0	-1
chb21	chb21_33.edf	384000	198459.0	198479.0	0	-1
chb21	chb21_33.edf	460800	198759.0	198779.0	0	-1
chb21	chb21_33.edf	537600	199059.0	199079.0	0	-1
chb21	chb21_33.edf	614400	199359.0	199379.0	0	-1
chb21	chb21_33.edf	691200	199659.0	199679.0	0	-1
chb21	chb21_33.edf	768000	199959.0	199979.0	0	-1
chb21	chb21_33.edf	844800	200259.0	200279.0	0	-1
