## Supplementary material for "Same pipelines, different answers: how evaluation design shapes EEG seizure prediction": Reproducibility archive (code, manifests and predictions): chb22_candidates.csv

case	file	start_sample	start_s	end_s	label	event_id	event_ids
chb22	chb22_01.edf	0	0.0	20.0	0	-1
chb22	chb22_01.edf	76800	300.0	320.0	0	-1
chb22	chb22_01.edf	153600	600.0	620.0	0	-1
chb22	chb22_01.edf	230400	900.0	920.0	0	-1
chb22	chb22_01.edf	307200	1200.0	1220.0	0	-1
chb22	chb22_01.edf	384000	1500.0	1520.0	0	-1
chb22	chb22_01.edf	460800	1800.0	1820.0	0	-1
chb22	chb22_01.edf	537600	2100.0	2120.0	0	-1
chb22	chb22_01.edf	614400	2400.0	2420.0	0	-1
chb22	chb22_01.edf	691200	2700.0	2720.0	0	-1
chb22	chb22_01.edf	768000	3000.0	3020.0	0	-1
chb22	chb22_01.edf	844800	3300.0	3320.0	0	-1
chb22	chb22_02.edf	0	3603.0	3623.0	0	-1
chb22	chb22_02.edf	76800	3903.0	3923.0	0	-1
chb22	chb22_02.edf	153600	4203.0	4223.0	0	-1
chb22	chb22_02.edf	230400	4503.0	4523.0	0	-1
chb22	chb22_02.edf	307200	4803.0	4823.0	0	-1
chb22	chb22_02.edf	384000	5103.0	5123.0	0	-1
chb22	chb22_02.edf	460800	5403.0	5423.0	0	-1
chb22	chb22_02.edf	537600	5703.0	5723.0	0	-1
chb22	chb22_02.edf	614400	6003.0	6023.0	0	-1
chb22	chb22_02.edf	691200	6303.0	6323.0	0	-1
chb22	chb22_02.edf	768000	6603.0	6623.0	0	-1
chb22	chb22_02.edf	844800	6903.0	6923.0	0	-1
chb22	chb22_03.edf	0	7209.0	7229.0	0	-1
chb22	chb22_03.edf	76800	7509.0	7529.0	0	-1
chb22	chb22_03.edf	153600	7809.0	7829.0	0	-1
chb22	chb22_03.edf	230400	8109.0	8129.0	0	-1
chb22	chb22_03.edf	307200	8409.0	8429.0	0	-1
chb22	chb22_03.edf	384000	8709.0	8729.0	0	-1
chb22	chb22_03.edf	460800	9009.0	9029.0	0	-1
chb22	chb22_03.edf	537600	9309.0	9329.0	0	-1
chb22	chb22_03.edf	614400	9609.0	9629.0	0	-1
chb22	chb22_03.edf	691200	9909.0	9929.0	0	-1
chb22	chb22_03.edf	768000	10209.0	10229.0	0	-1
chb22	chb22_03.edf	844800	10509.0	10529.0	0	-1
chb22	chb22_04.edf	0	10816.0	10836.0	0	-1
chb22	chb22_04.edf	76800	11116.0	11136.0	0	-1
chb22	chb22_04.edf	153600	11416.0	11436.0	0	-1
chb22	chb22_04.edf	230400	11716.0	11736.0	0	-1
chb22	chb22_04.edf	307200	12016.0	12036.0	0	-1
chb22	chb22_04.edf	384000	12316.0	12336.0	0	-1
chb22	chb22_04.edf	460800	12616.0	12636.0	0	-1
chb22	chb22_04.edf	537600	12916.0	12936.0	0	-1
chb22	chb22_04.edf	614400	13216.0	13236.0	0	-1
chb22	chb22_04.edf	691200	13516.0	13536.0	0	-1
chb22	chb22_04.edf	768000	13816.0	13836.0	0	-1
chb22	chb22_04.edf	844800	14116.0	14136.0	0	-1
chb22	chb22_05.edf	0	14423.0	14443.0	0	-1
chb22	chb22_05.edf	76800	14723.0	14743.0	0	-1
chb22	chb22_05.edf	153600	15023.0	15043.0	0	-1
chb22	chb22_05.edf	230400	15323.0	15343.0	0	-1
chb22	chb22_05.edf	307200	15623.0	15643.0	0	-1
chb22	chb22_05.edf	384000	15923.0	15943.0	0	-1
chb22	chb22_05.edf	460800	16223.0	16243.0	0	-1
chb22	chb22_05.edf	537600	16523.0	16543.0	0	-1
chb22	chb22_05.edf	614400	16823.0	16843.0	0	-1
chb22	chb22_05.edf	691200	17123.0	17143.0	0	-1
chb22	chb22_05.edf	768000	17423.0	17443.0	0	-1
chb22	chb22_05.edf	844800	17723.0	17743.0	0	-1
chb22	chb22_06.edf	0	18030.0	18050.0	0	-1
chb22	chb22_06.edf	76800	18330.0	18350.0	0	-1
chb22	chb22_06.edf	153600	18630.0	18650.0	0	-1
chb22	chb22_06.edf	230400	18930.0	18950.0	0	-1
chb22	chb22_06.edf	307200	19230.0	19250.0	0	-1
chb22	chb22_06.edf	384000	19530.0	19550.0	0	-1
chb22	chb22_06.edf	460800	19830.0	19850.0	0	-1
chb22	chb22_06.edf	537600	20130.0	20150.0	0	-1
chb22	chb22_06.edf	614400	20430.0	20450.0	0	-1
chb22	chb22_06.edf	691200	20730.0	20750.0	0	-1
chb22	chb22_06.edf	768000	21030.0	21050.0	0	-1
chb22	chb22_06.edf	844800	21330.0	21350.0	0	-1
chb22	chb22_07.edf	0	21636.0	21656.0	0	-1
chb22	chb22_07.edf	76800	21936.0	21956.0	0	-1
chb22	chb22_07.edf	153600	22236.0	22256.0	0	-1
chb22	chb22_07.edf	230400	22536.0	22556.0	0	-1
chb22	chb22_07.edf	307200	22836.0	22856.0	0	-1
chb22	chb22_07.edf	384000	23136.0	23156.0	0	-1
chb22	chb22_07.edf	460800	23436.0	23456.0	0	-1
chb22	chb22_07.edf	537600	23736.0	23756.0	0	-1
chb22	chb22_07.edf	614400	24036.0	24056.0	0	-1
chb22	chb22_07.edf	691200	24336.0	24356.0	0	-1
chb22	chb22_07.edf	768000	24636.0	24656.0	0	-1
chb22	chb22_07.edf	844800	24936.0	24956.0	0	-1
chb22	chb22_08.edf	0	25243.0	25263.0	0	-1
chb22	chb22_08.edf	76800	25543.0	25563.0	0	-1
chb22	chb22_08.edf	153600	25843.0	25863.0	0	-1
chb22	chb22_08.edf	230400	26143.0	26163.0	0	-1
chb22	chb22_08.edf	307200	26443.0	26463.0	0	-1
chb22	chb22_08.edf	384000	26743.0	26763.0	0	-1
chb22	chb22_08.edf	460800	27043.0	27063.0	0	-1
chb22	chb22_08.edf	537600	27343.0	27363.0	0	-1
chb22	chb22_08.edf	614400	27643.0	27663.0	0	-1
chb22	chb22_08.edf	691200	27943.0	27963.0	0	-1
chb22	chb22_08.edf	768000	28243.0	28263.0	0	-1
chb22	chb22_08.edf	844800	28543.0	28563.0	0	-1
chb22	chb22_09.edf	0	28850.0	28870.0	0	-1
chb22	chb22_09.edf	76800	29150.0	29170.0	0	-1
chb22	chb22_09.edf	153600	29450.0	29470.0	0	-1
chb22	chb22_09.edf	230400	29750.0	29770.0	0	-1
chb22	chb22_09.edf	307200	30050.0	30070.0	0	-1
chb22	chb22_09.edf	384000	30350.0	30370.0	0	-1
chb22	chb22_09.edf	460800	30650.0	30670.0	0	-1
chb22	chb22_09.edf	537600	30950.0	30970.0	0	-1
chb22	chb22_09.edf	614400	31250.0	31270.0	0	-1
chb22	chb22_09.edf	691200	31550.0	31570.0	0	-1
chb22	chb22_09.edf	768000	31850.0	31870.0	0	-1
chb22	chb22_09.edf	844800	32150.0	32170.0	0	-1
chb22	chb22_10.edf	0	32456.0	32476.0	0	-1
chb22	chb22_10.edf	76800	32756.0	32776.0	0	-1
chb22	chb22_10.edf	153600	33056.0	33076.0	0	-1
chb22	chb22_10.edf	230400	33356.0	33376.0	0	-1
chb22	chb22_10.edf	307200	33656.0	33676.0	0	-1
chb22	chb22_10.edf	384000	33956.0	33976.0	0	-1
chb22	chb22_10.edf	460800	34256.0	34276.0	0	-1
chb22	chb22_10.edf	537600	34556.0	34576.0	0	-1
chb22	chb22_10.edf	614400	34856.0	34876.0	0	-1
chb22	chb22_10.edf	691200	35156.0	35176.0	0	-1
chb22	chb22_10.edf	768000	35456.0	35476.0	0	-1
chb22	chb22_10.edf	844800	35756.0	35776.0	0	-1
chb22	chb22_11.edf	0	36063.0	36083.0	0	-1
chb22	chb22_11.edf	76800	36363.0	36383.0	0	-1
chb22	chb22_11.edf	153600	36663.0	36683.0	0	-1
chb22	chb22_11.edf	230400	36963.0	36983.0	0	-1
chb22	chb22_11.edf	307200	37263.0	37283.0	0	-1
chb22	chb22_11.edf	384000	37563.0	37583.0	0	-1
chb22	chb22_11.edf	460800	37863.0	37883.0	0	-1
chb22	chb22_11.edf	537600	38163.0	38183.0	0	-1
chb22	chb22_11.edf	614400	38463.0	38483.0	0	-1
chb22	chb22_11.edf	691200	38763.0	38783.0	0	-1
chb22	chb22_11.edf	768000	39063.0	39083.0	0	-1
chb22	chb22_11.edf	844800	39363.0	39383.0	0	-1
chb22	chb22_15.edf	0	50780.0	50800.0	0	-1
chb22	chb22_15.edf	76800	51080.0	51100.0	0	-1
chb22	chb22_15.edf	153600	51380.0	51400.0	0	-1
chb22	chb22_15.edf	230400	51680.0	51700.0	0	-1
chb22	chb22_15.edf	307200	51980.0	52000.0	0	-1
chb22	chb22_15.edf	384000	52280.0	52300.0	0	-1
chb22	chb22_15.edf	460800	52580.0	52600.0	0	-1
chb22	chb22_15.edf	537600	52880.0	52900.0	0	-1
chb22	chb22_15.edf	614400	53180.0	53200.0	0	-1
chb22	chb22_15.edf	691200	53480.0	53500.0	0	-1
chb22	chb22_15.edf	768000	53780.0	53800.0	0	-1
chb22	chb22_15.edf	844800	54080.0	54100.0	0	-1
chb22	chb22_16.edf	0	54387.0	54407.0	0	-1
chb22	chb22_16.edf	76800	54687.0	54707.0	0	-1
chb22	chb22_16.edf	153600	54987.0	55007.0	0	-1
chb22	chb22_16.edf	230400	55287.0	55307.0	0	-1
chb22	chb22_16.edf	307200	55587.0	55607.0	0	-1
chb22	chb22_16.edf	384000	55887.0	55907.0	0	-1
chb22	chb22_16.edf	460800	56187.0	56207.0	0	-1
chb22	chb22_16.edf	537600	56487.0	56507.0	0	-1
chb22	chb22_16.edf	614400	56787.0	56807.0	0	-1
chb22	chb22_16.edf	691200	57087.0	57107.0	0	-1
chb22	chb22_16.edf	768000	57387.0	57407.0	0	-1
chb22	chb22_16.edf	844800	57687.0	57707.0	0	-1
chb22	chb22_17.edf	0	57993.0	58013.0	0	-1
chb22	chb22_17.edf	76800	58293.0	58313.0	0	-1
chb22	chb22_17.edf	153600	58593.0	58613.0	0	-1
chb22	chb22_17.edf	230400	58893.0	58913.0	0	-1
chb22	chb22_17.edf	307200	59193.0	59213.0	0	-1
chb22	chb22_17.edf	384000	59493.0	59513.0	0	-1
chb22	chb22_17.edf	460800	59793.0	59813.0	0	-1
chb22	chb22_17.edf	537600	60093.0	60113.0	0	-1
chb22	chb22_17.edf	614400	60393.0	60413.0	0	-1
chb22	chb22_17.edf	691200	60693.0	60713.0	0	-1
chb22	chb22_17.edf	768000	60993.0	61013.0	0	-1
chb22	chb22_17.edf	844800	61293.0	61313.0	0	-1
chb22	chb22_18.edf	0	61600.0	61620.0	0	-1
chb22	chb22_18.edf	76800	61900.0	61920.0	0	-1
chb22	chb22_18.edf	153600	62200.0	62220.0	0	-1
chb22	chb22_18.edf	230400	62500.0	62520.0	0	-1
chb22	chb22_18.edf	307200	62800.0	62820.0	0	-1
chb22	chb22_18.edf	384000	63100.0	63120.0	0	-1
chb22	chb22_18.edf	460800	63400.0	63420.0	0	-1
chb22	chb22_18.edf	537600	63700.0	63720.0	0	-1
chb22	chb22_18.edf	614400	64000.0	64020.0	0	-1
chb22	chb22_18.edf	691200	64300.0	64320.0	0	-1
chb22	chb22_18.edf	768000	64600.0	64620.0	0	-1
chb22	chb22_18.edf	844800	64900.0	64920.0	0	-1
chb22	chb22_19.edf	0	65207.0	65227.0	0	-1
chb22	chb22_19.edf	76800	65507.0	65527.0	0	-1
chb22	chb22_19.edf	153600	65807.0	65827.0	0	-1
chb22	chb22_19.edf	230400	66107.0	66127.0	0	-1
chb22	chb22_19.edf	307200	66407.0	66427.0	0	-1
chb22	chb22_19.edf	384000	66707.0	66727.0	0	-1
chb22	chb22_19.edf	460800	67007.0	67027.0	0	-1
chb22	chb22_19.edf	537600	67307.0	67327.0	0	-1
chb22	chb22_19.edf	614400	67607.0	67627.0	0	-1
chb22	chb22_19.edf	691200	67907.0	67927.0	0	-1
chb22	chb22_19.edf	768000	68207.0	68227.0	0	-1
chb22	chb22_19.edf	844800	68507.0	68527.0	0	-1
chb22	chb22_20.edf	0	68814.0	68834.0	0	-1
chb22	chb22_20.edf	76800	69114.0	69134.0	0	-1
chb22	chb22_20.edf	153600	69414.0	69434.0	0	-1
chb22	chb22_20.edf	230400	69714.0	69734.0	0	-1
chb22	chb22_20.edf	307200	70014.0	70034.0	0	-1
chb22	chb22_20.edf	384000	70314.0	70334.0	0	-1
chb22	chb22_20.edf	386560	70324.0	70344.0	0	-1
chb22	chb22_20.edf	389120	70334.0	70354.0	0	-1
chb22	chb22_20.edf	391680	70344.0	70364.0	0	-1
chb22	chb22_20.edf	394240	70354.0	70374.0	0	-1
chb22	chb22_20.edf	401920	70384.0	70404.0	1	0	0
chb22	chb22_20.edf	404480	70394.0	70414.0	1	0	0
chb22	chb22_20.edf	407040	70404.0	70424.0	1	0	0
chb22	chb22_20.edf	409600	70414.0	70434.0	1	0	0
chb22	chb22_20.edf	412160	70424.0	70444.0	1	0	0
chb22	chb22_20.edf	414720	70434.0	70454.0	1	0	0
chb22	chb22_20.edf	417280	70444.0	70464.0	1	0	0
chb22	chb22_20.edf	419840	70454.0	70474.0	1	0	0
chb22	chb22_20.edf	422400	70464.0	70484.0	1	0	0
chb22	chb22_20.edf	424960	70474.0	70494.0	1	0	0
chb22	chb22_20.edf	427520	70484.0	70504.0	1	0	0
chb22	chb22_20.edf	430080	70494.0	70514.0	1	0	0
chb22	chb22_20.edf	432640	70504.0	70524.0	1	0	0
chb22	chb22_20.edf	435200	70514.0	70534.0	1	0	0
chb22	chb22_20.edf	437760	70524.0	70544.0	1	0	0
chb22	chb22_20.edf	440320	70534.0	70554.0	1	0	0
chb22	chb22_20.edf	442880	70544.0	70564.0	1	0	0
chb22	chb22_20.edf	445440	70554.0	70574.0	1	0	0
chb22	chb22_20.edf	448000	70564.0	70584.0	1	0	0
chb22	chb22_20.edf	450560	70574.0	70594.0	1	0	0
chb22	chb22_20.edf	453120	70584.0	70604.0	1	0	0
chb22	chb22_20.edf	455680	70594.0	70614.0	1	0	0
chb22	chb22_20.edf	458240	70604.0	70624.0	1	0	0
chb22	chb22_20.edf	460800	70614.0	70634.0	1	0	0
chb22	chb22_20.edf	463360	70624.0	70644.0	1	0	0
chb22	chb22_20.edf	465920	70634.0	70654.0	1	0	0
chb22	chb22_20.edf	468480	70644.0	70664.0	1	0	0
chb22	chb22_20.edf	471040	70654.0	70674.0	1	0	0
chb22	chb22_20.edf	473600	70664.0	70684.0	1	0	0
chb22	chb22_20.edf	476160	70674.0	70694.0	1	0	0
chb22	chb22_20.edf	478720	70684.0	70704.0	1	0	0
chb22	chb22_20.edf	481280	70694.0	70714.0	1	0	0
chb22	chb22_20.edf	483840	70704.0	70724.0	1	0	0
chb22	chb22_20.edf	486400	70714.0	70734.0	1	0	0
chb22	chb22_20.edf	488960	70724.0	70744.0	1	0	0
chb22	chb22_20.edf	491520	70734.0	70754.0	1	0	0
chb22	chb22_20.edf	494080	70744.0	70764.0	1	0	0
chb22	chb22_20.edf	496640	70754.0	70774.0	1	0	0
chb22	chb22_20.edf	499200	70764.0	70784.0	1	0	0
chb22	chb22_20.edf	501760	70774.0	70794.0	1	0	0
chb22	chb22_20.edf	504320	70784.0	70804.0	1	0	0
chb22	chb22_20.edf	506880	70794.0	70814.0	1	0	0
chb22	chb22_20.edf	509440	70804.0	70824.0	1	0	0
chb22	chb22_20.edf	512000	70814.0	70834.0	1	0	0
chb22	chb22_20.edf	514560	70824.0	70844.0	1	0	0
chb22	chb22_20.edf	517120	70834.0	70854.0	1	0	0
chb22	chb22_20.edf	519680	70844.0	70864.0	1	0	0
chb22	chb22_20.edf	522240	70854.0	70874.0	1	0	0
chb22	chb22_20.edf	524800	70864.0	70884.0	1	0	0
chb22	chb22_20.edf	527360	70874.0	70894.0	1	0	0
chb22	chb22_20.edf	529920	70884.0	70904.0	1	0	0
chb22	chb22_20.edf	532480	70894.0	70914.0	1	0	0
chb22	chb22_20.edf	535040	70904.0	70924.0	1	0	0
chb22	chb22_20.edf	537600	70914.0	70934.0	1	0	0
chb22	chb22_20.edf	540160	70924.0	70944.0	1	0	0
chb22	chb22_20.edf	542720	70934.0	70954.0	1	0	0
chb22	chb22_20.edf	545280	70944.0	70964.0	1	0	0
chb22	chb22_20.edf	547840	70954.0	70974.0	1	0	0
chb22	chb22_20.edf	550400	70964.0	70984.0	1	0	0
chb22	chb22_20.edf	552960	70974.0	70994.0	1	0	0
chb22	chb22_20.edf	555520	70984.0	71004.0	1	0	0
chb22	chb22_20.edf	558080	70994.0	71014.0	1	0	0
chb22	chb22_20.edf	560640	71004.0	71024.0	1	0	0
chb22	chb22_20.edf	563200	71014.0	71034.0	1	0	0
chb22	chb22_20.edf	565760	71024.0	71044.0	1	0	0
chb22	chb22_20.edf	568320	71034.0	71054.0	1	0	0
chb22	chb22_20.edf	570880	71044.0	71064.0	1	0	0
chb22	chb22_20.edf	573440	71054.0	71074.0	1	0	0
chb22	chb22_20.edf	576000	71064.0	71084.0	1	0	0
chb22	chb22_20.edf	578560	71074.0	71094.0	1	0	0
chb22	chb22_20.edf	581120	71084.0	71104.0	1	0	0
chb22	chb22_20.edf	583680	71094.0	71114.0	1	0	0
chb22	chb22_20.edf	586240	71104.0	71124.0	1	0	0
chb22	chb22_20.edf	588800	71114.0	71134.0	1	0	0
chb22	chb22_20.edf	591360	71124.0	71144.0	1	0	0
chb22	chb22_20.edf	593920	71134.0	71154.0	1	0	0
chb22	chb22_20.edf	596480	71144.0	71164.0	1	0	0
chb22	chb22_20.edf	599040	71154.0	71174.0	1	0	0
chb22	chb22_20.edf	601600	71164.0	71184.0	1	0	0
chb22	chb22_20.edf	604160	71174.0	71194.0	1	0	0
chb22	chb22_20.edf	606720	71184.0	71204.0	1	0	0
chb22	chb22_20.edf	609280	71194.0	71214.0	1	0	0
chb22	chb22_20.edf	611840	71204.0	71224.0	1	0	0
chb22	chb22_20.edf	614400	71214.0	71234.0	1	0	0
chb22	chb22_20.edf	616960	71224.0	71244.0	1	0	0
chb22	chb22_20.edf	619520	71234.0	71254.0	1	0	0
chb22	chb22_20.edf	622080	71244.0	71264.0	1	0	0
chb22	chb22_20.edf	624640	71254.0	71274.0	1	0	0
chb22	chb22_20.edf	627200	71264.0	71284.0	1	0	0
chb22	chb22_20.edf	629760	71274.0	71294.0	1	0	0
chb22	chb22_20.edf	632320	71284.0	71304.0	1	0	0
chb22	chb22_20.edf	634880	71294.0	71314.0	1	0	0
chb22	chb22_20.edf	637440	71304.0	71324.0	1	0	0
chb22	chb22_20.edf	640000	71314.0	71334.0	1	0	0
chb22	chb22_20.edf	642560	71324.0	71344.0	1	0	0
chb22	chb22_20.edf	645120	71334.0	71354.0	1	0	0
chb22	chb22_20.edf	647680	71344.0	71364.0	1	0	0
chb22	chb22_20.edf	650240	71354.0	71374.0	1	0	0
chb22	chb22_20.edf	652800	71364.0	71384.0	1	0	0
chb22	chb22_20.edf	655360	71374.0	71394.0	1	0	0
chb22	chb22_20.edf	657920	71384.0	71404.0	1	0	0
chb22	chb22_20.edf	660480	71394.0	71414.0	1	0	0
chb22	chb22_20.edf	663040	71404.0	71424.0	1	0	0
chb22	chb22_20.edf	665600	71414.0	71434.0	1	0	0
chb22	chb22_20.edf	668160	71424.0	71444.0	1	0	0
chb22	chb22_20.edf	670720	71434.0	71454.0	1	0	0
chb22	chb22_20.edf	673280	71444.0	71464.0	1	0	0
chb22	chb22_20.edf	675840	71454.0	71474.0	1	0	0
chb22	chb22_20.edf	678400	71464.0	71484.0	1	0	0
chb22	chb22_20.edf	680960	71474.0	71494.0	1	0	0
chb22	chb22_20.edf	683520	71484.0	71504.0	1	0	0
chb22	chb22_20.edf	686080	71494.0	71514.0	1	0	0
chb22	chb22_20.edf	688640	71504.0	71524.0	1	0	0
chb22	chb22_20.edf	691200	71514.0	71534.0	1	0	0
chb22	chb22_20.edf	693760	71524.0	71544.0	1	0	0
chb22	chb22_20.edf	696320	71534.0	71554.0	1	0	0
chb22	chb22_20.edf	698880	71544.0	71564.0	1	0	0
chb22	chb22_20.edf	701440	71554.0	71574.0	1	0	0
chb22	chb22_20.edf	704000	71564.0	71584.0	1	0	0
chb22	chb22_20.edf	706560	71574.0	71594.0	1	0	0
chb22	chb22_20.edf	709120	71584.0	71604.0	1	0	0
chb22	chb22_20.edf	711680	71594.0	71614.0	1	0	0
chb22	chb22_20.edf	714240	71604.0	71624.0	1	0	0
chb22	chb22_20.edf	716800	71614.0	71634.0	1	0	0
chb22	chb22_20.edf	719360	71624.0	71644.0	1	0	0
chb22	chb22_20.edf	721920	71634.0	71654.0	1	0	0
chb22	chb22_20.edf	724480	71644.0	71664.0	1	0	0
chb22	chb22_20.edf	727040	71654.0	71674.0	1	0	0
chb22	chb22_20.edf	729600	71664.0	71684.0	1	0	0
chb22	chb22_20.edf	732160	71674.0	71694.0	1	0	0
chb22	chb22_20.edf	734720	71684.0	71704.0	1	0	0
chb22	chb22_20.edf	737280	71694.0	71714.0	1	0	0
chb22	chb22_20.edf	739840	71704.0	71724.0	1	0	0
chb22	chb22_20.edf	742400	71714.0	71734.0	1	0	0
chb22	chb22_20.edf	744960	71724.0	71744.0	1	0	0
chb22	chb22_20.edf	747520	71734.0	71754.0	1	0	0
chb22	chb22_20.edf	750080	71744.0	71764.0	1	0	0
chb22	chb22_20.edf	752640	71754.0	71774.0	1	0	0
chb22	chb22_20.edf	755200	71764.0	71784.0	1	0	0
chb22	chb22_20.edf	757760	71774.0	71794.0	1	0	0
chb22	chb22_20.edf	760320	71784.0	71804.0	1	0	0
chb22	chb22_20.edf	762880	71794.0	71814.0	1	0	0
chb22	chb22_20.edf	765440	71804.0	71824.0	1	0	0
chb22	chb22_20.edf	768000	71814.0	71834.0	1	0	0
chb22	chb22_20.edf	770560	71824.0	71844.0	1	0	0
chb22	chb22_20.edf	773120	71834.0	71854.0	1	0	0
chb22	chb22_20.edf	775680	71844.0	71864.0	1	0	0
chb22	chb22_20.edf	778240	71854.0	71874.0	1	0	0
chb22	chb22_24.edf	869888	86639.0	86659.0	0	-1
chb22	chb22_25.edf	0	86848.0	86868.0	0	-1
chb22	chb22_25.edf	76800	87148.0	87168.0	0	-1
chb22	chb22_25.edf	153600	87448.0	87468.0	0	-1
chb22	chb22_25.edf	230400	87748.0	87768.0	0	-1
chb22	chb22_25.edf	307200	88048.0	88068.0	0	-1
chb22	chb22_25.edf	309760	88058.0	88078.0	0	-1
chb22	chb22_25.edf	312320	88068.0	88088.0	0	-1
chb22	chb22_25.edf	314880	88078.0	88098.0	0	-1
chb22	chb22_25.edf	317440	88088.0	88108.0	0	-1
chb22	chb22_25.edf	320000	88098.0	88118.0	0	-1
chb22	chb22_25.edf	322560	88108.0	88128.0	0	-1
chb22	chb22_25.edf	325120	88118.0	88138.0	0	-1
chb22	chb22_25.edf	327680	88128.0	88148.0	0	-1
chb22	chb22_25.edf	330240	88138.0	88158.0	0	-1
chb22	chb22_25.edf	332800	88148.0	88168.0	0	-1
chb22	chb22_25.edf	335360	88158.0	88178.0	0	-1
chb22	chb22_25.edf	343040	88188.0	88208.0	1	1	1
chb22	chb22_25.edf	345600	88198.0	88218.0	1	1	1
chb22	chb22_25.edf	348160	88208.0	88228.0	1	1	1
chb22	chb22_25.edf	350720	88218.0	88238.0	1	1	1
chb22	chb22_25.edf	353280	88228.0	88248.0	1	1	1
chb22	chb22_25.edf	355840	88238.0	88258.0	1	1	1
chb22	chb22_25.edf	358400	88248.0	88268.0	1	1	1
chb22	chb22_25.edf	360960	88258.0	88278.0	1	1	1
chb22	chb22_25.edf	363520	88268.0	88288.0	1	1	1
chb22	chb22_25.edf	366080	88278.0	88298.0	1	1	1
chb22	chb22_25.edf	368640	88288.0	88308.0	1	1	1
chb22	chb22_25.edf	371200	88298.0	88318.0	1	1	1
chb22	chb22_25.edf	373760	88308.0	88328.0	1	1	1
chb22	chb22_25.edf	376320	88318.0	88338.0	1	1	1
chb22	chb22_25.edf	378880	88328.0	88348.0	1	1	1
chb22	chb22_25.edf	381440	88338.0	88358.0	1	1	1
chb22	chb22_25.edf	384000	88348.0	88368.0	1	1	1
chb22	chb22_25.edf	386560	88358.0	88378.0	1	1	1
chb22	chb22_25.edf	389120	88368.0	88388.0	1	1	1
chb22	chb22_25.edf	391680	88378.0	88398.0	1	1	1
chb22	chb22_25.edf	394240	88388.0	88408.0	1	1	1
chb22	chb22_25.edf	396800	88398.0	88418.0	1	1	1
chb22	chb22_25.edf	399360	88408.0	88428.0	1	1	1
chb22	chb22_25.edf	401920	88418.0	88438.0	1	1	1
chb22	chb22_25.edf	404480	88428.0	88448.0	1	1	1
chb22	chb22_25.edf	407040	88438.0	88458.0	1	1	1
chb22	chb22_25.edf	409600	88448.0	88468.0	1	1	1
chb22	chb22_25.edf	412160	88458.0	88478.0	1	1	1
chb22	chb22_25.edf	414720	88468.0	88488.0	1	1	1
chb22	chb22_25.edf	417280	88478.0	88498.0	1	1	1
chb22	chb22_25.edf	419840	88488.0	88508.0	1	1	1
chb22	chb22_25.edf	422400	88498.0	88518.0	1	1	1
chb22	chb22_25.edf	424960	88508.0	88528.0	1	1	1
chb22	chb22_25.edf	427520	88518.0	88538.0	1	1	1
chb22	chb22_25.edf	430080	88528.0	88548.0	1	1	1
chb22	chb22_25.edf	432640	88538.0	88558.0	1	1	1
chb22	chb22_25.edf	435200	88548.0	88568.0	1	1	1
chb22	chb22_25.edf	437760	88558.0	88578.0	1	1	1
chb22	chb22_25.edf	440320	88568.0	88588.0	1	1	1
chb22	chb22_25.edf	442880	88578.0	88598.0	1	1	1
chb22	chb22_25.edf	445440	88588.0	88608.0	1	1	1
chb22	chb22_25.edf	448000	88598.0	88618.0	1	1	1
chb22	chb22_25.edf	450560	88608.0	88628.0	1	1	1
chb22	chb22_25.edf	453120	88618.0	88638.0	1	1	1
chb22	chb22_25.edf	455680	88628.0	88648.0	1	1	1
chb22	chb22_25.edf	458240	88638.0	88658.0	1	1	1
chb22	chb22_25.edf	460800	88648.0	88668.0	1	1	1
chb22	chb22_25.edf	463360	88658.0	88678.0	1	1	1
chb22	chb22_25.edf	465920	88668.0	88688.0	1	1	1
chb22	chb22_25.edf	468480	88678.0	88698.0	1	1	1
chb22	chb22_25.edf	471040	88688.0	88708.0	1	1	1
chb22	chb22_25.edf	473600	88698.0	88718.0	1	1	1
chb22	chb22_25.edf	476160	88708.0	88728.0	1	1	1
chb22	chb22_25.edf	478720	88718.0	88738.0	1	1	1
chb22	chb22_25.edf	481280	88728.0	88748.0	1	1	1
chb22	chb22_25.edf	483840	88738.0	88758.0	1	1	1
chb22	chb22_25.edf	486400	88748.0	88768.0	1	1	1
chb22	chb22_25.edf	488960	88758.0	88778.0	1	1	1
chb22	chb22_25.edf	491520	88768.0	88788.0	1	1	1
chb22	chb22_25.edf	494080	88778.0	88798.0	1	1	1
chb22	chb22_25.edf	496640	88788.0	88808.0	1	1	1
chb22	chb22_25.edf	499200	88798.0	88818.0	1	1	1
chb22	chb22_25.edf	501760	88808.0	88828.0	1	1	1
chb22	chb22_25.edf	504320	88818.0	88838.0	1	1	1
chb22	chb22_25.edf	506880	88828.0	88848.0	1	1	1
chb22	chb22_25.edf	509440	88838.0	88858.0	1	1	1
chb22	chb22_25.edf	512000	88848.0	88868.0	1	1	1
chb22	chb22_25.edf	514560	88858.0	88878.0	1	1	1
chb22	chb22_25.edf	517120	88868.0	88888.0	1	1	1
chb22	chb22_25.edf	519680	88878.0	88898.0	1	1	1
chb22	chb22_25.edf	522240	88888.0	88908.0	1	1	1
chb22	chb22_25.edf	524800	88898.0	88918.0	1	1	1
chb22	chb22_25.edf	527360	88908.0	88928.0	1	1	1
chb22	chb22_25.edf	529920	88918.0	88938.0	1	1	1
chb22	chb22_25.edf	532480	88928.0	88948.0	1	1	1
chb22	chb22_25.edf	535040	88938.0	88958.0	1	1	1
chb22	chb22_25.edf	537600	88948.0	88968.0	1	1	1
chb22	chb22_25.edf	540160	88958.0	88978.0	1	1	1
chb22	chb22_25.edf	542720	88968.0	88988.0	1	1	1
chb22	chb22_25.edf	545280	88978.0	88998.0	1	1	1
chb22	chb22_25.edf	547840	88988.0	89008.0	1	1	1
chb22	chb22_25.edf	550400	88998.0	89018.0	1	1	1
chb22	chb22_25.edf	552960	89008.0	89028.0	1	1	1
chb22	chb22_25.edf	555520	89018.0	89038.0	1	1	1
chb22	chb22_25.edf	558080	89028.0	89048.0	1	1	1
chb22	chb22_25.edf	560640	89038.0	89058.0	1	1	1
chb22	chb22_25.edf	563200	89048.0	89068.0	1	1	1
chb22	chb22_25.edf	565760	89058.0	89078.0	1	1	1
chb22	chb22_25.edf	568320	89068.0	89088.0	1	1	1
chb22	chb22_25.edf	570880	89078.0	89098.0	1	1	1
chb22	chb22_25.edf	573440	89088.0	89108.0	1	1	1
chb22	chb22_25.edf	576000	89098.0	89118.0	1	1	1
chb22	chb22_25.edf	578560	89108.0	89128.0	1	1	1
chb22	chb22_25.edf	581120	89118.0	89138.0	1	1	1
chb22	chb22_25.edf	583680	89128.0	89148.0	1	1	1
chb22	chb22_25.edf	586240	89138.0	89158.0	1	1	1
chb22	chb22_25.edf	588800	89148.0	89168.0	1	1	1
chb22	chb22_25.edf	591360	89158.0	89178.0	1	1	1
chb22	chb22_25.edf	593920	89168.0	89188.0	1	1	1
chb22	chb22_25.edf	596480	89178.0	89198.0	1	1	1
chb22	chb22_25.edf	599040	89188.0	89208.0	1	1	1
chb22	chb22_25.edf	601600	89198.0	89218.0	1	1	1
chb22	chb22_25.edf	604160	89208.0	89228.0	1	1	1
chb22	chb22_25.edf	606720	89218.0	89238.0	1	1	1
chb22	chb22_25.edf	609280	89228.0	89248.0	1	1	1
chb22	chb22_25.edf	611840	89238.0	89258.0	1	1	1
chb22	chb22_25.edf	614400	89248.0	89268.0	1	1	1
chb22	chb22_25.edf	616960	89258.0	89278.0	1	1	1
chb22	chb22_25.edf	619520	89268.0	89288.0	1	1	1
chb22	chb22_25.edf	622080	89278.0	89298.0	1	1	1
chb22	chb22_25.edf	624640	89288.0	89308.0	1	1	1
chb22	chb22_25.edf	627200	89298.0	89318.0	1	1	1
chb22	chb22_25.edf	629760	89308.0	89328.0	1	1	1
chb22	chb22_25.edf	632320	89318.0	89338.0	1	1	1
chb22	chb22_25.edf	634880	89328.0	89348.0	1	1	1
chb22	chb22_25.edf	637440	89338.0	89358.0	1	1	1
chb22	chb22_25.edf	640000	89348.0	89368.0	1	1	1
chb22	chb22_25.edf	642560	89358.0	89378.0	1	1	1
chb22	chb22_25.edf	645120	89368.0	89388.0	1	1	1
chb22	chb22_25.edf	647680	89378.0	89398.0	1	1	1
chb22	chb22_25.edf	650240	89388.0	89408.0	1	1	1
chb22	chb22_25.edf	652800	89398.0	89418.0	1	1	1
chb22	chb22_25.edf	655360	89408.0	89428.0	1	1	1
chb22	chb22_25.edf	657920	89418.0	89438.0	1	1	1
chb22	chb22_25.edf	660480	89428.0	89448.0	1	1	1
chb22	chb22_25.edf	663040	89438.0	89458.0	1	1	1
chb22	chb22_25.edf	665600	89448.0	89468.0	1	1	1
chb22	chb22_25.edf	668160	89458.0	89478.0	1	1	1
chb22	chb22_25.edf	670720	89468.0	89488.0	1	1	1
chb22	chb22_25.edf	673280	89478.0	89498.0	1	1	1
chb22	chb22_25.edf	675840	89488.0	89508.0	1	1	1
chb22	chb22_25.edf	678400	89498.0	89518.0	1	1	1
chb22	chb22_25.edf	680960	89508.0	89528.0	1	1	1
chb22	chb22_25.edf	683520	89518.0	89538.0	1	1	1
chb22	chb22_25.edf	686080	89528.0	89548.0	1	1	1
chb22	chb22_25.edf	688640	89538.0	89558.0	1	1	1
chb22	chb22_25.edf	691200	89548.0	89568.0	1	1	1
chb22	chb22_25.edf	693760	89558.0	89578.0	1	1	1
chb22	chb22_25.edf	696320	89568.0	89588.0	1	1	1
chb22	chb22_25.edf	698880	89578.0	89598.0	1	1	1
chb22	chb22_25.edf	701440	89588.0	89608.0	1	1	1
chb22	chb22_25.edf	704000	89598.0	89618.0	1	1	1
chb22	chb22_25.edf	706560	89608.0	89628.0	1	1	1
chb22	chb22_25.edf	709120	89618.0	89638.0	1	1	1
chb22	chb22_25.edf	711680	89628.0	89648.0	1	1	1
chb22	chb22_25.edf	714240	89638.0	89658.0	1	1	1
chb22	chb22_25.edf	716800	89648.0	89668.0	1	1	1
chb22	chb22_25.edf	719360	89658.0	89678.0	1	1	1
chb22	chb22_29.edf	815616	104461.0	104481.0	0	-1
chb22	chb22_29.edf	892416	104761.0	104781.0	0	-1
chb22	chb22_30.edf	0	104882.0	104902.0	0	-1
chb22	chb22_30.edf	76800	105182.0	105202.0	0	-1
chb22	chb22_30.edf	153600	105482.0	105502.0	0	-1
chb22	chb22_30.edf	230400	105782.0	105802.0	0	-1
chb22	chb22_30.edf	307200	106082.0	106102.0	0	-1
chb22	chb22_30.edf	384000	106382.0	106402.0	0	-1
chb22	chb22_30.edf	460800	106682.0	106702.0	0	-1
chb22	chb22_30.edf	537600	106982.0	107002.0	0	-1
chb22	chb22_30.edf	614400	107282.0	107302.0	0	-1
chb22	chb22_30.edf	691200	107582.0	107602.0	0	-1
chb22	chb22_30.edf	768000	107882.0	107902.0	0	-1
chb22	chb22_30.edf	844800	108182.0	108202.0	0	-1
chb22	chb22_38.edf	0	133740.0	133760.0	1	2	2
chb22	chb22_38.edf	2560	133750.0	133770.0	1	2	2
chb22	chb22_38.edf	5120	133760.0	133780.0	1	2	2
chb22	chb22_38.edf	7680	133770.0	133790.0	1	2	2
chb22	chb22_38.edf	10240	133780.0	133800.0	1	2	2
chb22	chb22_38.edf	12800	133790.0	133810.0	1	2	2
chb22	chb22_38.edf	15360	133800.0	133820.0	1	2	2
chb22	chb22_38.edf	17920	133810.0	133830.0	1	2	2
chb22	chb22_38.edf	20480	133820.0	133840.0	1	2	2
chb22	chb22_38.edf	23040	133830.0	133850.0	1	2	2
chb22	chb22_38.edf	25600	133840.0	133860.0	1	2	2
chb22	chb22_38.edf	28160	133850.0	133870.0	1	2	2
chb22	chb22_38.edf	30720	133860.0	133880.0	1	2	2
chb22	chb22_38.edf	33280	133870.0	133890.0	1	2	2
chb22	chb22_38.edf	35840	133880.0	133900.0	1	2	2
chb22	chb22_38.edf	38400	133890.0	133910.0	1	2	2
chb22	chb22_38.edf	40960	133900.0	133920.0	1	2	2
chb22	chb22_38.edf	43520	133910.0	133930.0	1	2	2
chb22	chb22_38.edf	46080	133920.0	133940.0	1	2	2
chb22	chb22_38.edf	48640	133930.0	133950.0	1	2	2
chb22	chb22_38.edf	51200	133940.0	133960.0	1	2	2
chb22	chb22_38.edf	53760	133950.0	133970.0	1	2	2
chb22	chb22_38.edf	56320	133960.0	133980.0	1	2	2
chb22	chb22_38.edf	58880	133970.0	133990.0	1	2	2
chb22	chb22_38.edf	61440	133980.0	134000.0	1	2	2
chb22	chb22_38.edf	64000	133990.0	134010.0	1	2	2
chb22	chb22_38.edf	66560	134000.0	134020.0	1	2	2
chb22	chb22_38.edf	69120	134010.0	134030.0	1	2	2
chb22	chb22_38.edf	71680	134020.0	134040.0	1	2	2
chb22	chb22_38.edf	74240	134030.0	134050.0	1	2	2
chb22	chb22_38.edf	76800	134040.0	134060.0	1	2	2
chb22	chb22_38.edf	79360	134050.0	134070.0	1	2	2
chb22	chb22_38.edf	81920	134060.0	134080.0	1	2	2
chb22	chb22_38.edf	84480	134070.0	134090.0	1	2	2
chb22	chb22_38.edf	87040	134080.0	134100.0	1	2	2
chb22	chb22_38.edf	89600	134090.0	134110.0	1	2	2
chb22	chb22_38.edf	92160	134100.0	134120.0	1	2	2
chb22	chb22_38.edf	94720	134110.0	134130.0	1	2	2
chb22	chb22_38.edf	97280	134120.0	134140.0	1	2	2
chb22	chb22_38.edf	99840	134130.0	134150.0	1	2	2
chb22	chb22_38.edf	102400	134140.0	134160.0	1	2	2
chb22	chb22_38.edf	104960	134150.0	134170.0	1	2	2
chb22	chb22_38.edf	107520	134160.0	134180.0	1	2	2
chb22	chb22_38.edf	110080	134170.0	134190.0	1	2	2
chb22	chb22_38.edf	112640	134180.0	134200.0	1	2	2
chb22	chb22_38.edf	115200	134190.0	134210.0	1	2	2
chb22	chb22_38.edf	117760	134200.0	134220.0	1	2	2
chb22	chb22_38.edf	120320	134210.0	134230.0	1	2	2
chb22	chb22_38.edf	122880	134220.0	134240.0	1	2	2
chb22	chb22_38.edf	125440	134230.0	134250.0	1	2	2
chb22	chb22_38.edf	128000	134240.0	134260.0	1	2	2
chb22	chb22_38.edf	130560	134250.0	134270.0	1	2	2
chb22	chb22_38.edf	133120	134260.0	134280.0	1	2	2
chb22	chb22_38.edf	135680	134270.0	134290.0	1	2	2
chb22	chb22_38.edf	138240	134280.0	134300.0	1	2	2
chb22	chb22_38.edf	140800	134290.0	134310.0	1	2	2
chb22	chb22_38.edf	143360	134300.0	134320.0	1	2	2
chb22	chb22_38.edf	145920	134310.0	134330.0	1	2	2
chb22	chb22_38.edf	148480	134320.0	134340.0	1	2	2
chb22	chb22_38.edf	151040	134330.0	134350.0	1	2	2
chb22	chb22_38.edf	153600	134340.0	134360.0	1	2	2
chb22	chb22_38.edf	156160	134350.0	134370.0	1	2	2
chb22	chb22_38.edf	158720	134360.0	134380.0	1	2	2
chb22	chb22_38.edf	161280	134370.0	134390.0	1	2	2
chb22	chb22_38.edf	163840	134380.0	134400.0	1	2	2
chb22	chb22_38.edf	166400	134390.0	134410.0	1	2	2
chb22	chb22_38.edf	168960	134400.0	134420.0	1	2	2
chb22	chb22_38.edf	171520	134410.0	134430.0	1	2	2
chb22	chb22_38.edf	174080	134420.0	134440.0	1	2	2
chb22	chb22_38.edf	176640	134430.0	134450.0	1	2	2
chb22	chb22_38.edf	179200	134440.0	134460.0	1	2	2
chb22	chb22_38.edf	181760	134450.0	134470.0	1	2	2
chb22	chb22_38.edf	184320	134460.0	134480.0	1	2	2
chb22	chb22_38.edf	186880	134470.0	134490.0	1	2	2
chb22	chb22_38.edf	189440	134480.0	134500.0	1	2	2
chb22	chb22_38.edf	192000	134490.0	134510.0	1	2	2
chb22	chb22_38.edf	194560	134500.0	134520.0	1	2	2
chb22	chb22_38.edf	197120	134510.0	134530.0	1	2	2
chb22	chb22_38.edf	199680	134520.0	134540.0	1	2	2
chb22	chb22_38.edf	202240	134530.0	134550.0	1	2	2
chb22	chb22_38.edf	204800	134540.0	134560.0	1	2	2
chb22	chb22_38.edf	207360	134550.0	134570.0	1	2	2
chb22	chb22_38.edf	209920	134560.0	134580.0	1	2	2
chb22	chb22_38.edf	212480	134570.0	134590.0	1	2	2
chb22	chb22_38.edf	215040	134580.0	134600.0	1	2	2
chb22	chb22_38.edf	217600	134590.0	134610.0	1	2	2
chb22	chb22_38.edf	220160	134600.0	134620.0	1	2	2
chb22	chb22_38.edf	222720	134610.0	134630.0	1	2	2
chb22	chb22_38.edf	225280	134620.0	134640.0	1	2	2
chb22	chb22_38.edf	227840	134630.0	134650.0	1	2	2
chb22	chb22_38.edf	230400	134640.0	134660.0	1	2	2
chb22	chb22_38.edf	232960	134650.0	134670.0	1	2	2
chb22	chb22_38.edf	235520	134660.0	134680.0	1	2	2
chb22	chb22_38.edf	238080	134670.0	134690.0	1	2	2
chb22	chb22_38.edf	240640	134680.0	134700.0	1	2	2
chb22	chb22_51.edf	0	181516.0	181536.0	0	-1
chb22	chb22_51.edf	76800	181816.0	181836.0	0	-1
chb22	chb22_51.edf	153600	182116.0	182136.0	0	-1
chb22	chb22_51.edf	230400	182416.0	182436.0	0	-1
chb22	chb22_51.edf	307200	182716.0	182736.0	0	-1
chb22	chb22_51.edf	384000	183016.0	183036.0	0	-1
chb22	chb22_51.edf	460800	183316.0	183336.0	0	-1
chb22	chb22_51.edf	537600	183616.0	183636.0	0	-1
chb22	chb22_51.edf	614400	183916.0	183936.0	0	-1
chb22	chb22_51.edf	691200	184216.0	184236.0	0	-1
chb22	chb22_51.edf	768000	184516.0	184536.0	0	-1
chb22	chb22_51.edf	844800	184816.0	184836.0	0	-1
chb22	chb22_54.edf	0	192337.0	192357.0	0	-1
chb22	chb22_54.edf	76800	192637.0	192657.0	0	-1
chb22	chb22_54.edf	153600	192937.0	192957.0	0	-1
chb22	chb22_54.edf	230400	193237.0	193257.0	0	-1
chb22	chb22_54.edf	307200	193537.0	193557.0	0	-1
chb22	chb22_54.edf	384000	193837.0	193857.0	0	-1
chb22	chb22_54.edf	460800	194137.0	194157.0	0	-1
chb22	chb22_54.edf	537600	194437.0	194457.0	0	-1
chb22	chb22_54.edf	614400	194737.0	194757.0	0	-1
chb22	chb22_54.edf	691200	195037.0	195057.0	0	-1
chb22	chb22_54.edf	768000	195337.0	195357.0	0	-1
chb22	chb22_54.edf	844800	195637.0	195657.0	0	-1
chb22	chb22_77.edf	0	269731.0	269751.0	0	-1
chb22	chb22_77.edf	76800	270031.0	270051.0	0	-1
chb22	chb22_77.edf	153600	270331.0	270351.0	0	-1
chb22	chb22_77.edf	230400	270631.0	270651.0	0	-1
chb22	chb22_77.edf	307200	270931.0	270951.0	0	-1
chb22	chb22_77.edf	384000	271231.0	271251.0	0	-1
chb22	chb22_77.edf	460800	271531.0	271551.0	0	-1
chb22	chb22_77.edf	537600	271831.0	271851.0	0	-1
chb22	chb22_77.edf	614400	272131.0	272151.0	0	-1
chb22	chb22_77.edf	691200	272431.0	272451.0	0	-1
chb22	chb22_77.edf	768000	272731.0	272751.0	0	-1
chb22	chb22_77.edf	844800	273031.0	273051.0	0	-1
