## Supplementary material for "Same pipelines, different answers: how evaluation design shapes EEG seizure prediction": Reproducibility archive (code, manifests and predictions): chb23_candidates.csv

case	file	start_sample	start_s	end_s	label	event_id	event_ids
chb23	chb23_06.edf	0	0.0	20.0	0	-1
chb23	chb23_06.edf	76800	300.0	320.0	0	-1
chb23	chb23_06.edf	153600	600.0	620.0	0	-1
chb23	chb23_06.edf	230400	900.0	920.0	0	-1
chb23	chb23_06.edf	307200	1200.0	1220.0	0	-1
chb23	chb23_06.edf	384000	1500.0	1520.0	0	-1
chb23	chb23_06.edf	460800	1800.0	1820.0	0	-1
chb23	chb23_06.edf	537600	2100.0	2120.0	0	-1
chb23	chb23_06.edf	540160	2110.0	2130.0	0	-1
chb23	chb23_06.edf	542720	2120.0	2140.0	0	-1
chb23	chb23_06.edf	545280	2130.0	2150.0	0	-1
chb23	chb23_06.edf	547840	2140.0	2160.0	0	-1
chb23	chb23_06.edf	555520	2170.0	2190.0	1	0	0
chb23	chb23_06.edf	558080	2180.0	2200.0	1	0	0
chb23	chb23_06.edf	560640	2190.0	2210.0	1	0	0
chb23	chb23_06.edf	563200	2200.0	2220.0	1	0	0
chb23	chb23_06.edf	565760	2210.0	2230.0	1	0	0
chb23	chb23_06.edf	568320	2220.0	2240.0	1	0	0
chb23	chb23_06.edf	570880	2230.0	2250.0	1	0	0
chb23	chb23_06.edf	573440	2240.0	2260.0	1	0	0
chb23	chb23_06.edf	576000	2250.0	2270.0	1	0	0
chb23	chb23_06.edf	578560	2260.0	2280.0	1	0	0
chb23	chb23_06.edf	581120	2270.0	2290.0	1	0	0
chb23	chb23_06.edf	583680	2280.0	2300.0	1	0	0
chb23	chb23_06.edf	586240	2290.0	2310.0	1	0	0
chb23	chb23_06.edf	588800	2300.0	2320.0	1	0	0
chb23	chb23_06.edf	591360	2310.0	2330.0	1	0	0
chb23	chb23_06.edf	593920	2320.0	2340.0	1	0	0
chb23	chb23_06.edf	596480	2330.0	2350.0	1	0	0
chb23	chb23_06.edf	599040	2340.0	2360.0	1	0	0
chb23	chb23_06.edf	601600	2350.0	2370.0	1	0	0
chb23	chb23_06.edf	604160	2360.0	2380.0	1	0	0
chb23	chb23_06.edf	606720	2370.0	2390.0	1	0	0
chb23	chb23_06.edf	609280	2380.0	2400.0	1	0	0
chb23	chb23_06.edf	611840	2390.0	2410.0	1	0	0
chb23	chb23_06.edf	614400	2400.0	2420.0	1	0	0
chb23	chb23_06.edf	616960	2410.0	2430.0	1	0	0
chb23	chb23_06.edf	619520	2420.0	2440.0	1	0	0
chb23	chb23_06.edf	622080	2430.0	2450.0	1	0	0
chb23	chb23_06.edf	624640	2440.0	2460.0	1	0	0
chb23	chb23_06.edf	627200	2450.0	2470.0	1	0	0
chb23	chb23_06.edf	629760	2460.0	2480.0	1	0	0
chb23	chb23_06.edf	632320	2470.0	2490.0	1	0	0
chb23	chb23_06.edf	634880	2480.0	2500.0	1	0	0
chb23	chb23_06.edf	637440	2490.0	2510.0	1	0	0
chb23	chb23_06.edf	640000	2500.0	2520.0	1	0	0
chb23	chb23_06.edf	642560	2510.0	2530.0	1	0	0
chb23	chb23_06.edf	645120	2520.0	2540.0	1	0	0
chb23	chb23_06.edf	647680	2530.0	2550.0	1	0	0
chb23	chb23_06.edf	650240	2540.0	2560.0	1	0	0
chb23	chb23_06.edf	652800	2550.0	2570.0	1	0	0
chb23	chb23_06.edf	655360	2560.0	2580.0	1	0	0
chb23	chb23_06.edf	657920	2570.0	2590.0	1	0	0
chb23	chb23_06.edf	660480	2580.0	2600.0	1	0	0
chb23	chb23_06.edf	663040	2590.0	2610.0	1	0	0
chb23	chb23_06.edf	665600	2600.0	2620.0	1	0	0
chb23	chb23_06.edf	668160	2610.0	2630.0	1	0	0
chb23	chb23_06.edf	670720	2620.0	2640.0	1	0	0
chb23	chb23_06.edf	673280	2630.0	2650.0	1	0	0
chb23	chb23_06.edf	675840	2640.0	2660.0	1	0	0
chb23	chb23_06.edf	678400	2650.0	2670.0	1	0	0
chb23	chb23_06.edf	680960	2660.0	2680.0	1	0	0
chb23	chb23_06.edf	683520	2670.0	2690.0	1	0	0
chb23	chb23_06.edf	686080	2680.0	2700.0	1	0	0
chb23	chb23_06.edf	688640	2690.0	2710.0	1	0	0
chb23	chb23_06.edf	691200	2700.0	2720.0	1	0	0
chb23	chb23_06.edf	693760	2710.0	2730.0	1	0	0
chb23	chb23_06.edf	696320	2720.0	2740.0	1	0	0
chb23	chb23_06.edf	698880	2730.0	2750.0	1	0	0
chb23	chb23_06.edf	701440	2740.0	2760.0	1	0	0
chb23	chb23_06.edf	704000	2750.0	2770.0	1	0	0
chb23	chb23_06.edf	706560	2760.0	2780.0	1	0	0
chb23	chb23_06.edf	709120	2770.0	2790.0	1	0	0
chb23	chb23_06.edf	711680	2780.0	2800.0	1	0	0
chb23	chb23_06.edf	714240	2790.0	2810.0	1	0	0
chb23	chb23_06.edf	716800	2800.0	2820.0	1	0	0
chb23	chb23_06.edf	719360	2810.0	2830.0	1	0	0
chb23	chb23_06.edf	721920	2820.0	2840.0	1	0	0
chb23	chb23_06.edf	724480	2830.0	2850.0	1	0	0
chb23	chb23_06.edf	727040	2840.0	2860.0	1	0	0
chb23	chb23_06.edf	729600	2850.0	2870.0	1	0	0
chb23	chb23_06.edf	732160	2860.0	2880.0	1	0	0
chb23	chb23_06.edf	734720	2870.0	2890.0	1	0	0
chb23	chb23_06.edf	737280	2880.0	2900.0	1	0	0
chb23	chb23_06.edf	739840	2890.0	2910.0	1	0	0
chb23	chb23_06.edf	742400	2900.0	2920.0	1	0	0
chb23	chb23_06.edf	744960	2910.0	2930.0	1	0	0
chb23	chb23_06.edf	747520	2920.0	2940.0	1	0	0
chb23	chb23_06.edf	750080	2930.0	2950.0	1	0	0
chb23	chb23_06.edf	752640	2940.0	2960.0	1	0	0
chb23	chb23_06.edf	755200	2950.0	2970.0	1	0	0
chb23	chb23_06.edf	757760	2960.0	2980.0	1	0	0
chb23	chb23_06.edf	760320	2970.0	2990.0	1	0	0
chb23	chb23_06.edf	762880	2980.0	3000.0	1	0	0
chb23	chb23_06.edf	765440	2990.0	3010.0	1	0	0
chb23	chb23_06.edf	768000	3000.0	3020.0	1	0	0
chb23	chb23_06.edf	770560	3010.0	3030.0	1	0	0
chb23	chb23_06.edf	773120	3020.0	3040.0	1	0	0
chb23	chb23_06.edf	775680	3030.0	3050.0	1	0	0
chb23	chb23_06.edf	778240	3040.0	3060.0	1	0	0
chb23	chb23_06.edf	780800	3050.0	3070.0	1	0	0
chb23	chb23_06.edf	783360	3060.0	3080.0	1	0	0
chb23	chb23_06.edf	785920	3070.0	3090.0	1	0	0
chb23	chb23_06.edf	788480	3080.0	3100.0	1	0	0
chb23	chb23_06.edf	791040	3090.0	3110.0	1	0	0
chb23	chb23_06.edf	793600	3100.0	3120.0	1	0	0
chb23	chb23_06.edf	796160	3110.0	3130.0	1	0	0
chb23	chb23_06.edf	798720	3120.0	3140.0	1	0	0
chb23	chb23_06.edf	801280	3130.0	3150.0	1	0	0
chb23	chb23_06.edf	803840	3140.0	3160.0	1	0	0
chb23	chb23_06.edf	806400	3150.0	3170.0	1	0	0
chb23	chb23_06.edf	808960	3160.0	3180.0	1	0	0
chb23	chb23_06.edf	811520	3170.0	3190.0	1	0	0
chb23	chb23_06.edf	814080	3180.0	3200.0	1	0	0
chb23	chb23_06.edf	816640	3190.0	3210.0	1	0	0
chb23	chb23_06.edf	819200	3200.0	3220.0	1	0	0
chb23	chb23_06.edf	821760	3210.0	3230.0	1	0	0
chb23	chb23_06.edf	824320	3220.0	3240.0	1	0	0
chb23	chb23_06.edf	826880	3230.0	3250.0	1	0	0
chb23	chb23_06.edf	829440	3240.0	3260.0	1	0	0
chb23	chb23_06.edf	832000	3250.0	3270.0	1	0	0
chb23	chb23_06.edf	834560	3260.0	3280.0	1	0	0
chb23	chb23_06.edf	837120	3270.0	3290.0	1	0	0
chb23	chb23_06.edf	839680	3280.0	3300.0	1	0	0
chb23	chb23_06.edf	842240	3290.0	3310.0	1	0	0
chb23	chb23_06.edf	844800	3300.0	3320.0	1	0	0
chb23	chb23_06.edf	847360	3310.0	3330.0	1	0	0
chb23	chb23_06.edf	849920	3320.0	3340.0	1	0	0
chb23	chb23_06.edf	852480	3330.0	3350.0	1	0	0
chb23	chb23_06.edf	855040	3340.0	3360.0	1	0	0
chb23	chb23_06.edf	857600	3350.0	3370.0	1	0	0
chb23	chb23_06.edf	860160	3360.0	3380.0	1	0	0
chb23	chb23_06.edf	862720	3370.0	3390.0	1	0	0
chb23	chb23_06.edf	865280	3380.0	3400.0	1	0	0
chb23	chb23_06.edf	867840	3390.0	3410.0	1	0	0
chb23	chb23_06.edf	870400	3400.0	3420.0	1	0	0
chb23	chb23_06.edf	872960	3410.0	3430.0	1	0	0
chb23	chb23_06.edf	875520	3420.0	3440.0	1	0	0
chb23	chb23_06.edf	878080	3430.0	3450.0	1	0	0
chb23	chb23_06.edf	880640	3440.0	3460.0	1	0	0
chb23	chb23_06.edf	883200	3450.0	3470.0	1	0	0
chb23	chb23_06.edf	885760	3460.0	3480.0	1	0	0
chb23	chb23_06.edf	888320	3470.0	3490.0	1	0	0
chb23	chb23_06.edf	890880	3480.0	3500.0	1	0	0
chb23	chb23_06.edf	893440	3490.0	3510.0	1	0	0
chb23	chb23_06.edf	896000	3500.0	3520.0	1	0	0
chb23	chb23_06.edf	898560	3510.0	3530.0	1	0	0
chb23	chb23_06.edf	901120	3520.0	3540.0	1	0	0
chb23	chb23_06.edf	903680	3530.0	3550.0	1	0	0
chb23	chb23_06.edf	906240	3540.0	3560.0	1	0	0
chb23	chb23_06.edf	908800	3550.0	3570.0	1	0	0
chb23	chb23_06.edf	911360	3560.0	3580.0	1	0	0
chb23	chb23_06.edf	913920	3570.0	3590.0	1	0	0
chb23	chb23_06.edf	916480	3580.0	3600.0	1	0	0
chb23	chb23_06.edf	919040	3590.0	3610.0	1	0	0
chb23	chb23_06.edf	921600	3600.0	3620.0	1	0	0
chb23	chb23_06.edf	924160	3610.0	3630.0	1	0	0
chb23	chb23_06.edf	926720	3620.0	3640.0	1	0	0
chb23	chb23_06.edf	929280	3630.0	3650.0	1	0	0
chb23	chb23_06.edf	931840	3640.0	3660.0	1	0	0
chb23	chb23_10.edf	2460416	44634.0	44654.0	0	-1
chb23	chb23_10.edf	2537216	44934.0	44954.0	0	-1
chb23	chb23_10.edf	2614016	45234.0	45254.0	0	-1
chb23	chb23_10.edf	2690816	45534.0	45554.0	0	-1
chb23	chb23_10.edf	2767616	45834.0	45854.0	0	-1
chb23	chb23_10.edf	2844416	46134.0	46154.0	0	-1
chb23	chb23_10.edf	2921216	46434.0	46454.0	0	-1
chb23	chb23_10.edf	2998016	46734.0	46754.0	0	-1
chb23	chb23_10.edf	3074816	47034.0	47054.0	0	-1
chb23	chb23_10.edf	3151616	47334.0	47354.0	0	-1
chb23	chb23_10.edf	3228416	47634.0	47654.0	0	-1
chb23	chb23_10.edf	3305216	47934.0	47954.0	0	-1
chb23	chb23_10.edf	3382016	48234.0	48254.0	0	-1
chb23	chb23_10.edf	3458816	48534.0	48554.0	0	-1
chb23	chb23_10.edf	3535616	48834.0	48854.0	0	-1
chb23	chb23_10.edf	3612416	49134.0	49154.0	0	-1
chb23	chb23_16.edf	0	103715.0	103735.0	0	-1
chb23	chb23_16.edf	76800	104015.0	104035.0	0	-1
chb23	chb23_16.edf	153600	104315.0	104335.0	0	-1
chb23	chb23_16.edf	230400	104615.0	104635.0	0	-1
chb23	chb23_16.edf	307200	104915.0	104935.0	0	-1
chb23	chb23_16.edf	384000	105215.0	105235.0	0	-1
chb23	chb23_16.edf	460800	105515.0	105535.0	0	-1
chb23	chb23_16.edf	537600	105815.0	105835.0	0	-1
chb23	chb23_16.edf	614400	106115.0	106135.0	0	-1
chb23	chb23_16.edf	691200	106415.0	106435.0	0	-1
chb23	chb23_16.edf	768000	106715.0	106735.0	0	-1
chb23	chb23_16.edf	844800	107015.0	107035.0	0	-1
chb23	chb23_16.edf	921600	107315.0	107335.0	0	-1
chb23	chb23_16.edf	998400	107615.0	107635.0	0	-1
chb23	chb23_16.edf	1075200	107915.0	107935.0	0	-1
chb23	chb23_16.edf	1152000	108215.0	108235.0	0	-1
chb23	chb23_16.edf	1228800	108515.0	108535.0	0	-1
chb23	chb23_16.edf	1305600	108815.0	108835.0	0	-1
chb23	chb23_16.edf	1382400	109115.0	109135.0	0	-1
chb23	chb23_16.edf	1459200	109415.0	109435.0	0	-1
chb23	chb23_16.edf	1536000	109715.0	109735.0	0	-1
chb23	chb23_16.edf	1612800	110015.0	110035.0	0	-1
chb23	chb23_16.edf	1689600	110315.0	110335.0	0	-1
chb23	chb23_16.edf	1766400	110615.0	110635.0	0	-1
chb23	chb23_16.edf	1843200	110915.0	110935.0	0	-1
chb23	chb23_16.edf	1920000	111215.0	111235.0	0	-1
chb23	chb23_16.edf	1996800	111515.0	111535.0	0	-1
chb23	chb23_16.edf	2073600	111815.0	111835.0	0	-1
chb23	chb23_16.edf	2150400	112115.0	112135.0	0	-1
chb23	chb23_16.edf	2227200	112415.0	112435.0	0	-1
chb23	chb23_16.edf	2304000	112715.0	112735.0	0	-1
chb23	chb23_16.edf	2380800	113015.0	113035.0	0	-1
chb23	chb23_16.edf	2457600	113315.0	113335.0	0	-1
chb23	chb23_16.edf	2534400	113615.0	113635.0	0	-1
chb23	chb23_16.edf	2611200	113915.0	113935.0	0	-1
chb23	chb23_16.edf	2688000	114215.0	114235.0	0	-1
chb23	chb23_16.edf	2764800	114515.0	114535.0	0	-1
chb23	chb23_16.edf	2841600	114815.0	114835.0	0	-1
chb23	chb23_16.edf	2918400	115115.0	115135.0	0	-1
chb23	chb23_16.edf	2995200	115415.0	115435.0	0	-1
chb23	chb23_16.edf	3072000	115715.0	115735.0	0	-1
chb23	chb23_16.edf	3148800	116015.0	116035.0	0	-1
chb23	chb23_16.edf	3225600	116315.0	116335.0	0	-1
chb23	chb23_16.edf	3302400	116615.0	116635.0	0	-1
chb23	chb23_16.edf	3379200	116915.0	116935.0	0	-1
chb23	chb23_16.edf	3456000	117215.0	117235.0	0	-1
chb23	chb23_16.edf	3532800	117515.0	117535.0	0	-1
chb23	chb23_16.edf	3609600	117815.0	117835.0	0	-1
chb23	chb23_17.edf	0	118125.0	118145.0	0	-1
chb23	chb23_17.edf	76800	118425.0	118445.0	0	-1
chb23	chb23_17.edf	153600	118725.0	118745.0	0	-1
chb23	chb23_17.edf	230400	119025.0	119045.0	0	-1
chb23	chb23_17.edf	307200	119325.0	119345.0	0	-1
chb23	chb23_17.edf	384000	119625.0	119645.0	0	-1
chb23	chb23_17.edf	460800	119925.0	119945.0	0	-1
chb23	chb23_17.edf	537600	120225.0	120245.0	0	-1
chb23	chb23_17.edf	614400	120525.0	120545.0	0	-1
chb23	chb23_17.edf	691200	120825.0	120845.0	0	-1
chb23	chb23_17.edf	768000	121125.0	121145.0	0	-1
chb23	chb23_17.edf	844800	121425.0	121445.0	0	-1
chb23	chb23_17.edf	921600	121725.0	121745.0	0	-1
chb23	chb23_17.edf	998400	122025.0	122045.0	0	-1
chb23	chb23_17.edf	1075200	122325.0	122345.0	0	-1
chb23	chb23_17.edf	1152000	122625.0	122645.0	0	-1
chb23	chb23_17.edf	1228800	122925.0	122945.0	0	-1
chb23	chb23_17.edf	1305600	123225.0	123245.0	0	-1
chb23	chb23_17.edf	1382400	123525.0	123545.0	0	-1
chb23	chb23_17.edf	1459200	123825.0	123845.0	0	-1
chb23	chb23_17.edf	1536000	124125.0	124145.0	0	-1
chb23	chb23_17.edf	1612800	124425.0	124445.0	0	-1
chb23	chb23_17.edf	1689600	124725.0	124745.0	0	-1
chb23	chb23_17.edf	1766400	125025.0	125045.0	0	-1
chb23	chb23_17.edf	1843200	125325.0	125345.0	0	-1
chb23	chb23_17.edf	1920000	125625.0	125645.0	0	-1
chb23	chb23_17.edf	1996800	125925.0	125945.0	0	-1
chb23	chb23_17.edf	2073600	126225.0	126245.0	0	-1
chb23	chb23_17.edf	2150400	126525.0	126545.0	0	-1
chb23	chb23_17.edf	2227200	126825.0	126845.0	0	-1
chb23	chb23_17.edf	2304000	127125.0	127145.0	0	-1
chb23	chb23_17.edf	2380800	127425.0	127445.0	0	-1
chb23	chb23_17.edf	2457600	127725.0	127745.0	0	-1
chb23	chb23_17.edf	2534400	128025.0	128045.0	0	-1
chb23	chb23_17.edf	2611200	128325.0	128345.0	0	-1
chb23	chb23_17.edf	2688000	128625.0	128645.0	0	-1
chb23	chb23_17.edf	2764800	128925.0	128945.0	0	-1
chb23	chb23_17.edf	2841600	129225.0	129245.0	0	-1
chb23	chb23_17.edf	2918400	129525.0	129545.0	0	-1
chb23	chb23_17.edf	2995200	129825.0	129845.0	0	-1
chb23	chb23_17.edf	3072000	130125.0	130145.0	0	-1
chb23	chb23_17.edf	3148800	130425.0	130445.0	0	-1
chb23	chb23_19.edf	0	149431.0	149451.0	0	-1
chb23	chb23_19.edf	76800	149731.0	149751.0	0	-1
chb23	chb23_19.edf	153600	150031.0	150051.0	0	-1
chb23	chb23_19.edf	230400	150331.0	150351.0	0	-1
chb23	chb23_19.edf	307200	150631.0	150651.0	0	-1
chb23	chb23_19.edf	384000	150931.0	150951.0	0	-1
chb23	chb23_19.edf	460800	151231.0	151251.0	0	-1
chb23	chb23_19.edf	537600	151531.0	151551.0	0	-1
chb23	chb23_19.edf	614400	151831.0	151851.0	0	-1
chb23	chb23_19.edf	691200	152131.0	152151.0	0	-1
chb23	chb23_19.edf	768000	152431.0	152451.0	0	-1
chb23	chb23_19.edf	844800	152731.0	152751.0	0	-1
chb23	chb23_19.edf	921600	153031.0	153051.0	0	-1
chb23	chb23_19.edf	998400	153331.0	153351.0	0	-1
chb23	chb23_19.edf	1075200	153631.0	153651.0	0	-1
chb23	chb23_19.edf	1152000	153931.0	153951.0	0	-1
chb23	chb23_19.edf	1228800	154231.0	154251.0	0	-1
chb23	chb23_19.edf	1305600	154531.0	154551.0	0	-1
chb23	chb23_19.edf	1382400	154831.0	154851.0	0	-1
chb23	chb23_19.edf	1459200	155131.0	155151.0	0	-1
chb23	chb23_19.edf	1536000	155431.0	155451.0	0	-1
chb23	chb23_19.edf	1612800	155731.0	155751.0	0	-1
chb23	chb23_19.edf	1689600	156031.0	156051.0	0	-1
chb23	chb23_19.edf	1766400	156331.0	156351.0	0	-1
chb23	chb23_19.edf	1843200	156631.0	156651.0	0	-1
chb23	chb23_19.edf	1920000	156931.0	156951.0	0	-1
chb23	chb23_19.edf	1996800	157231.0	157251.0	0	-1
chb23	chb23_19.edf	2073600	157531.0	157551.0	0	-1
chb23	chb23_19.edf	2150400	157831.0	157851.0	0	-1
chb23	chb23_19.edf	2227200	158131.0	158151.0	0	-1
chb23	chb23_19.edf	2304000	158431.0	158451.0	0	-1
chb23	chb23_19.edf	2380800	158731.0	158751.0	0	-1
chb23	chb23_19.edf	2457600	159031.0	159051.0	0	-1
chb23	chb23_19.edf	2534400	159331.0	159351.0	0	-1
chb23	chb23_19.edf	2611200	159631.0	159651.0	0	-1
chb23	chb23_19.edf	2688000	159931.0	159951.0	0	-1
chb23	chb23_19.edf	2764800	160231.0	160251.0	0	-1
chb23	chb23_19.edf	2841600	160531.0	160551.0	0	-1
chb23	chb23_19.edf	2918400	160831.0	160851.0	0	-1
chb23	chb23_19.edf	2995200	161131.0	161151.0	0	-1
chb23	chb23_19.edf	3072000	161431.0	161451.0	0	-1
chb23	chb23_19.edf	3148800	161731.0	161751.0	0	-1
chb23	chb23_19.edf	3225600	162031.0	162051.0	0	-1
chb23	chb23_19.edf	3302400	162331.0	162351.0	0	-1
chb23	chb23_19.edf	3379200	162631.0	162651.0	0	-1
chb23	chb23_19.edf	3456000	162931.0	162951.0	0	-1
chb23	chb23_19.edf	3532800	163231.0	163251.0	0	-1
chb23	chb23_19.edf	3609600	163531.0	163551.0	0	-1
chb23	chb23_20.edf	0	163839.0	163859.0	0	-1
chb23	chb23_20.edf	76800	164139.0	164159.0	0	-1
chb23	chb23_20.edf	153600	164439.0	164459.0	0	-1
chb23	chb23_20.edf	230400	164739.0	164759.0	0	-1
chb23	chb23_20.edf	307200	165039.0	165059.0	0	-1
chb23	chb23_20.edf	384000	165339.0	165359.0	0	-1
chb23	chb23_20.edf	460800	165639.0	165659.0	0	-1
chb23	chb23_20.edf	537600	165939.0	165959.0	0	-1
chb23	chb23_20.edf	614400	166239.0	166259.0	0	-1
chb23	chb23_20.edf	691200	166539.0	166559.0	0	-1
chb23	chb23_20.edf	768000	166839.0	166859.0	0	-1
chb23	chb23_20.edf	844800	167139.0	167159.0	0	-1
chb23	chb23_20.edf	921600	167439.0	167459.0	0	-1
chb23	chb23_20.edf	998400	167739.0	167759.0	0	-1
chb23	chb23_20.edf	1075200	168039.0	168059.0	0	-1
chb23	chb23_20.edf	1152000	168339.0	168359.0	0	-1
chb23	chb23_20.edf	1228800	168639.0	168659.0	0	-1
