## Supplementary material for "Same pipelines, different answers: how evaluation design shapes EEG seizure prediction": Reproducibility archive (code, manifests and predictions): timing_audit.csv

case	recordings	skipped_recordings	annotated_events	candidate_windows	saved_windows	labels_and_count_match	represented_events	time_reversals	flatline_drops_reconstructed	full_waveform_max_error
chb01	42	0	7	769	769	True	3	0
chb02	36	0	3	490	490	True	1	0
chb03	38	0	7	499	499	True	2	1
chb04	42	0	4	2184	2184	True	3	0
chb05	39	0	5	744	744	True	3	0
chb06	18	0	10	1444	1444	True	6	0
chb07	19	0	3	1025	1025	True	2	0
chb08	20	0	5	586	586	True	3	0
chb09	19	0	4	1188	1188	True	3	0
chb10	25	0	7	1304	1304	True	6	0
chb11	35	0	3	676	676	True	2	0
chb12	24	3	40	280	280	True	4	0
chb13	33	0	12	605	605	True	4	0
chb14	26	0	8	779	779	True	5	0
chb15	40	0	20	912	912	True	7	0
chb16	19	0	10	275	275	True	1	0
chb17	21	0	3	498	491	True	2	0	7.0	5.960464477539063e-08
chb18	36	0	6	693	693	True	4	0
chb19	30	0	3	500	500	True	1	0
chb20	29	0	8	512	512	True	2	0
chb21	33	0	4	477	477	True	1	0
chb22	31	0	3	660	660	True	3	0
chb23	9	0	7	331	331	True	1	0
