## Supplementary material for "Same pipelines, different answers: how evaluation design shapes EEG seizure prediction": Reproducibility archive (code, manifests and predictions): validation_thresholds_psd_lda_eegnet_tcn_1dcnn_eeg_conformer.csv

model	seed	threshold	validation_auc	test_auc	test_max_abs_error	validation_sensitivity	validation_fpr	validation_fp	validation_n_positive	validation_n_negative	test_sensitivity	test_fpr	test_fp	test_n_positive	test_n_negative	youden_threshold	youden_test_sensitivity	youden_test_fpr
psd_lda	42	0.8799523115158082	0.637973003522231	0.5532620746896154	3.910064697265625e-05	0.011716461628588167	0.016597510373443983	20	1707	1205	0.0007541478129713424	0.0	0	1326	1223	0.5212544798851013	0.5120663650075414	0.4538021259198692
psd_lda	123	0.888967275619507	0.47132631060603497	0.5755736537831491	3.904104232788086e-05	0.02280974598237429	0.016339869281045753	15	1929	918	0.000643915003219575	0.009220452640402346	11	1553	1193	0.5	0.789439793947199	0.7242246437552389
psd_lda	456	0.8554366230964662	0.560891295382169	0.5562305023666092	4.166364669799805e-05	0.015770609318996417	0.0166073546856465	28	1395	1686	0.0730421686746988	0.04411764705882353	84	1328	1904	0.22957579791545868	0.8787650602409639	0.8555672268907563
psd_lda	789	0.8402022719383241	0.4211782274411966	0.6015491443847685	4.024803638458252e-05	0.011829652996845425	0.01596958174904943	21	1268	1315	0.039329464861379754	0.018379850238257316	27	1551	1469	0.5	0.4616376531270148	0.36078965282505104
psd_lda	1024	0.9049265980720521	0.588455179876659	0.5734759187824079	3.802776336669922e-05	0.017158544955387784	0.016058394160583942	22	1457	1370	0.023190442726633873	0.02155576382380506	23	1423	1067	0.6535652279853821	0.5699226985242446	0.44798500468603564
psd_lda	2025	0.9850135445594789	0.5964181678344838	0.4952582177352268	3.8251280784606934e-05	0.005208333333333333	0.016105417276720352	22	1344	1366	0.0006373486297004461	0.0008976660682226212	1	1569	1114	0.639288604259491	0.2746972594008923	0.23518850987432674
psd_lda	3141	0.9199401736259462	0.541572879017943	0.5069599401235302	4.073977470397949e-05	0.011441647597254004	0.016355140186915886	28	1748	1712	0.003182686187141948	0.004395604395604396	4	1571	910	0.5593145489692688	0.5875238701464036	0.5912087912087912
psd_lda	4096	0.9088482856750489	0.5492271696124655	0.4892061020236762	3.965198993682861e-05	0.011661807580174927	0.016164584864070537	22	1372	1361	0.006718924972004479	0.004464285714285714	4	1786	896	0.5508752465248108	0.3090705487122061	0.26785714285714285
psd_lda	5555	0.8577300906181337	0.5463918090032366	0.6132478647223915	3.482401371002197e-05	0.01920768307322929	0.015197568389057751	10	833	658	0.08253692441355343	0.035742652899126294	45	1151	1259	0.5886319279670715	0.42311033883579496	0.29864972200158857
psd_lda	6174	0.7544896602630616	0.4693284990478781	0.6337505292285153	4.385411739349365e-05	0.01796875	0.01632208922742111	45	1280	2757	0.10275352585627938	0.08340147179067865	102	1489	1223	0.5	0.6480859637340497	0.446443172526574
psd_lda	7077	0.8966349363327027	0.48358748794997947	0.4728471881255429	3.7223100662231445e-05	0.0079155672823219	0.01601164483260553	22	1516	1374	0.01095290251916758	0.01293103448275862	15	913	1160	0.5	0.33406352683461116	0.33189655172413796
psd_lda	8192	0.8418235182762147	0.5386658402203857	0.4815166736589072	4.4345855712890625e-05	0.020454545454545454	0.016363636363636365	45	1320	2750	0.011960132890365448	0.024744027303754267	29	1505	1172	0.5198090076446533	0.23322259136212625	0.2790102389078498
psd_lda	9001	0.8693445324897767	0.5560249118262346	0.5350372394239404	4.817545413970947e-05	0.03137254901960784	0.016381236038719285	22	1785	1343	0.022779043280182234	0.0110803324099723	32	1317	2888	0.6499667167663574	0.13591495823842065	0.08310249307479224
psd_lda	9999	0.8202580809593202	0.46639134581416647	0.43180551300381265	3.834068775177002e-05	0.01251303441084463	0.01634877384196185	18	1918	1101	0.013671875	0.06862745098039216	63	1024	918	0.5	0.4228515625	0.5
psd_lda	11111	0.9215616583824159	0.4615194223399549	0.6006160670280927	4.5493245124816895e-05	0.012922465208747515	0.0160857908847185	24	2012	1492	0.0	0.0	0	2029	1570	0.5	0.5909314933464761	0.44904458598726116
psd_lda	12345	0.7863370180130006	0.7208584155175113	0.5732736118619199	4.094839096069336e-05	0.06941081517352704	0.0163727959697733	13	1239	794	0.036521739130434785	0.023090586145648313	65	1150	2815	0.5132056474685669	0.29304347826086957	0.17015985790408525
psd_lda	13579	0.9501273632049562	0.5417570253908015	0.4163322702570418	4.0218234062194824e-05	0.02249134948096886	0.016129032258064516	21	1156	1302	0.0	0.0	0	2027	762	0.5691000819206238	0.2160828811050814	0.2887139107611549
psd_lda	14142	0.9390182495117189	0.5986553482596514	0.5566339831456649	4.8354268074035645e-05	0.0009699321047526673	0.016536118363794605	57	2062	3447	0.0	0.0	0	1182	1228	0.2935052514076233	0.7106598984771574	0.5773615635179153
psd_lda	15926	0.6814041137695314	0.5694285966983064	0.5078099483924116	3.775954246520996e-05	0.04890738813735692	0.015739769150052464	15	1922	953	0.08993288590604027	0.08375451263537906	116	745	1385	0.40918514132499695	0.49261744966442955	0.4693140794223827
psd_lda	16384	0.7819953560829164	0.5775753195374315	0.3661958174163873	3.808736801147461e-05	0.0023584905660377358	0.016129032258064516	15	848	930	0.07982673267326733	0.12440944881889764	158	1616	1270	0.4170464873313904	0.3155940594059406	0.49291338582677163
eegnet	42	0.9745073318481446	0.5620795017829927	0.6104928291210818	0.0002893805503845215	0.0046865846514352666	0.016597510373443983	20	1707	1205	0.0030165912518853697	0.003270645952575634	4	1326	1223	0.6158915758132935	0.7684766214177979	0.6083401471790678
eegnet	123	0.8532854914665223	0.5465179447736701	0.5345703554054586	0.0003161132335662842	0.017107309486780714	0.016339869281045753	15	1929	918	0.0077269800386349004	0.025984911986588432	31	1553	1193	0.3475796580314636	0.5157759175788796	0.4677284157585918
eegnet	456	0.7413600683212281	0.52056233710464	0.5803235262478486	0.00016576051712036133	0.017921146953405017	0.0166073546856465	28	1395	1686	0.10466867469879518	0.06932773109243698	132	1328	1904	0.4704829156398773	0.3253012048192771	0.23949579831932774
eegnet	789	0.6744521856307985	0.5050749061424236	0.5362516727608048	8.273124694824219e-05	0.022082018927444796	0.01596958174904943	21	1268	1315	0.04061895551257253	0.021783526208304968	32	1551	1469	0.5017846822738647	0.3159252095422308	0.25799863852961197
eegnet	1024	0.877678155899048	0.5924096608870342	0.589357068010414	0.0003465414047241211	0.04667124227865477	0.016058394160583942	22	1457	1370	0.03162333099086437	0.010309278350515464	11	1423	1067	0.7002803087234497	0.39353478566408995	0.22024367385192128
eegnet	2025	0.9056143760681153	0.6137515904971066	0.5132058178372941	0.00013518333435058594	0.01636904761904762	0.016105417276720352	22	1344	1366	0.03505417463352454	0.012567324955116697	14	1569	1114	0.5869306921958923	0.2708731676226896	0.1813285457809695
eegnet	3141	0.9508150815963746	0.6035138288885562	0.4779079609124167	0.0001360774040222168	0.010297482837528604	0.016355140186915886	28	1748	1712	0.0	0.0	0	1571	910	0.7037172913551331	0.1343093570973902	0.13956043956043956
eegnet	4096	0.9999881982803346	0.6051225518022891	0.564715895456727	0.00023621320724487305	0.0	0.016164584864070537	22	1372	1361	0.0	0.0	0	1786	896	0.7039995193481445	0.4048152295632699	0.23102678571428573
eegnet	5555	0.8951452970504762	0.5697026530977133	0.575909748680051	0.0002264082431793213	0.007202881152460984	0.015197568389057751	10	833	658	0.0017376194613379669	0.003177124702144559	4	1151	1259	0.5427843332290649	0.21980886185925283	0.13820492454328834
eegnet	6174	0.7475826740264894	0.5265157440152339	0.568312899117925	0.00012296438217163086	0.01171875	0.01632208922742111	45	1280	2757	0.09200805910006717	0.08094848732624693	99	1489	1223	0.2531968355178833	0.8435191403626595	0.7399836467702371
eegnet	7077	0.6801564097404481	0.5431145894543598	0.5966867469879519	8.916854858398438e-05	0.005936675461741424	0.01601164483260553	22	1516	1374	0.014238773274917854	0.008620689655172414	10	913	1160	0.3543368875980377	0.6757940854326396	0.5310344827586206
eegnet	8192	0.9999855756759645	0.6052106060606061	0.5463976732847278	0.0003120899200439453	0.06515151515151515	0.016363636363636365	45	1320	2750	0.0	0.005119453924914676	6	1505	1172	0.37065666913986206	0.46511627906976744	0.4189419795221843
eegnet	9001	0.8229335546493531	0.5644343217555079	0.43235065844686044	0.00017786026000976562	0.03473389355742297	0.016381236038719285	22	1785	1343	0.004555808656036446	0.006578947368421052	19	1317	2888	0.5968728065490723	0.1480637813211845	0.16274238227146814
eegnet	9999	0.6292675733566285	0.5263330615167365	0.5704263259123094	0.00016984343528747559	0.021897810218978103	0.01634877384196185	18	1918	1101	0.0498046875	0.015250544662309368	14	1024	918	0.39328107237815857	0.69140625	0.6252723311546841
eegnet	11111	0.6996830701828004	0.4679246904631194	0.5510806678951383	9.146332740783691e-05	0.019383697813121274	0.0160857908847185	24	2012	1492	0.011335633316904879	0.005095541401273885	8	2029	1570	0.5	0.5125677673730902	0.4535031847133758
eegnet	12345	0.7911728024482728	0.6767310518964876	0.5170995443663603	0.0002372264862060547	0.053268765133171914	0.0163727959697733	13	1239	794	0.00782608695652174	0.02522202486678508	71	1150	2815	0.3004833459854126	0.3452173913043478	0.3005328596802842
eegnet	13579	0.7925086617469789	0.635281626882252	0.44243331818352505	8.755922317504883e-05	0.023356401384083045	0.016129032258064516	21	1156	1302	0.006906758756783424	0.005249343832020997	4	2027	762	0.4363994598388672	0.37789837197829307	0.4881889763779528
eegnet	14142	0.9925006031990052	0.640271260211089	0.43240697873090933	0.0001665651798248291	0.023278370514064017	0.016536118363794605	57	2062	3447	0.0	0.0	0	1182	1228	0.7845008969306946	0.03637901861252115	0.12866449511400652
eegnet	15926	0.7606646418571473	0.5571528870438169	0.6012211373052601	0.00011619925498962402	0.007804370447450572	0.015739769150052464	15	1922	953	0.0013422818791946308	0.0007220216606498195	1	745	1385	0.45357558131217957	0.27114093959731544	0.1776173285198556
eegnet	16384	0.7526810169219972	0.5867696287279368	0.42993733920636157	0.00013196468353271484	0.007075471698113208	0.016129032258064516	15	848	930	0.053836633663366336	0.06220472440944882	79	1616	1270	0.3791971206665039	0.4245049504950495	0.5141732283464567
tcn	42	0.8640534281730653	0.5987350110722993	0.5839209889880853	7.623434066772461e-05	0.01698886936145284	0.016597510373443983	20	1707	1205	0.07315233785822021	0.0482420278004906	59	1326	1223	0.7060750126838684	0.7564102564102564	0.6197874080130826
tcn	123	0.9494384527206422	0.6176885649715217	0.5017123389335407	0.00063323974609375	0.06791083462934162	0.016339869281045753	15	1929	918	0.0	0.003352891869237217	4	1553	1193	0.849115252494812	0.26142949130714743	0.269907795473596
tcn	456	0.8115922808647157	0.608495006313856	0.6100184614508454	0.0004673898220062256	0.043010752688172046	0.0166073546856465	28	1395	1686	0.07906626506024096	0.04149159663865546	79	1328	1904	0.0848998948931694	0.552710843373494	0.41911764705882354
tcn	789	0.6647161841392518	0.4765835842199326	0.5690893553819556	6.303191184997559e-05	0.04652996845425868	0.01596958174904943	21	1268	1315	0.08123791102514506	0.051735874744724304	76	1551	1469	0.5	0.528046421663443	0.3880190605854323
tcn	1024	0.8162978291511537	0.6338556878697854	0.6458944334638925	0.00025591254234313965	0.02608098833218943	0.016058394160583942	22	1457	1370	0.011243851018973999	0.0037488284910965324	4	1423	1067	0.6113993525505066	0.5425158116654955	0.3561387066541706
tcn	2025	0.8009473681449891	0.6964530825141183	0.5337096779730254	0.00030481815338134766	0.07738095238095238	0.016105417276720352	22	1344	1366	0.03123008285532186	0.01436265709156194	16	1569	1114	0.5686814785003662	0.3524537922243467	0.24416517055655296
tcn	3141	0.9329012632369996	0.6310005159434547	0.6164667286882437	0.00047007203102111816	0.010869565217391304	0.016355140186915886	28	1748	1712	0.002546148949713558	0.001098901098901099	1	1571	910	0.5614702701568604	0.7975811584977721	0.7021978021978021
tcn	4096	0.7939434647560121	0.6509067676614049	0.5887842320228763	0.00015845894813537598	0.02478134110787172	0.016164584864070537	22	1372	1361	0.1265397536394177	0.05915178571428571	53	1786	896	0.07516380399465561	0.700447928331467	0.5859375
tcn	5555	0.8918364048004152	0.6423499490981803	0.5709715418232859	0.0003305375576019287	0.03721488595438175	0.015197568389057751	10	833	658	0.04865334491746308	0.011119936457505957	14	1151	1259	0.39466801285743713	0.6185925282363163	0.5289912629070691
tcn	6174	0.8023585677146913	0.5591413617609721	0.6086569978699066	0.00017699599266052246	0.0	0.01632208922742111	45	1280	2757	0.007387508394895903	0.011447260834014717	14	1489	1223	0.3522150218486786	0.9375419744795165	0.8446443172526574
tcn	7077	0.8111206889152528	0.5892229609060847	0.5044368697359973	5.003809928894043e-05	0.029683377308707123	0.01601164483260553	22	1516	1374	0.0	0.0	0	913	1160	0.5298121571540833	0.16757940854326397	0.11206896551724138
tcn	8192	0.8719140887260438	0.7005884297520661	0.5340236753483837	0.0002834200859069824	0.01818181818181818	0.016363636363636365	45	1320	2750	0.0033222591362126247	0.005972696245733789	7	1505	1172	0.517794132232666	0.30764119601328904	0.295221843003413
tcn	9001	0.8329654932022096	0.5841180850597871	0.5436196068038457	0.000636667013168335	0.031932773109243695	0.016381236038719285	22	1785	1343	0.012148823082763858	0.029778393351800554	86	1317	2888	0.6922680139541626	0.08580106302201974	0.11980609418282548
tcn	9999	0.8093204498291017	0.5293722930807996	0.5669977192265796	0.00012099742889404297	0.014077163712200209	0.01634877384196185	18	1918	1101	0.0634765625	0.029411764705882353	27	1024	918	0.0738893374800682	0.6220703125	0.5413943355119826
tcn	11111	0.753198802471161	0.5647149275926212	0.5585122412910881	0.00028580427169799805	0.03479125248508946	0.0160857908847185	24	2012	1492	0.023164120256283883	0.024203821656050957	38	2029	1570	0.056374646723270416	0.948743223262691	0.8949044585987261
tcn	12345	0.7962652444839479	0.6573819383877872	0.556018534249749	0.0002720355987548828	0.07021791767554479	0.0163727959697733	13	1239	794	0.021739130434782608	0.028063943161634103	79	1150	2815	0.6231037974357605	0.32869565217391306	0.2230905861456483
tcn	13579	0.8513751029968263	0.6460894604521125	0.4768253253000503	0.00018966197967529297	0.015570934256055362	0.016129032258064516	21	1156	1302	0.015293537247163296	0.015748031496062992	12	2027	762	0.4695452153682709	0.5747409965466206	0.5866141732283464
tcn	14142	0.9594606757164003	0.6814845110537651	0.3389351400210541	0.0003979206085205078	0.023278370514064017	0.016536118363794605	57	2062	3447	0.0	0.0008143322475570033	1	1182	1228	0.5226301550865173	0.1260575296108291	0.28338762214983715
tcn	15926	0.7742238044738771	0.5537445145566933	0.6545538245341991	0.0003546178340911865	0.02809573361082206	0.015739769150052464	15	1922	953	0.03758389261744966	0.036101083032490974	50	745	1385	0.5340923070907593	0.7610738255033557	0.5205776173285198
tcn	16384	0.7732842564582826	0.5024155508216677	0.49839888516410696	0.00011804699897766113	0.0011792452830188679	0.016129032258064516	15	848	930	0.009900990099009901	0.006299212598425197	8	1616	1270	0.6165606379508972	0.3180693069306931	0.37086614173228344
1dcnn	42	0.6113653779029847	0.5847710306840032	0.6166339232088835	7.289648056030273e-05	0.011716461628588167	0.016597510373443983	20	1707	1205	0.09200603318250378	0.050695012264922325	62	1326	1223	0.2739660143852234	0.755656108597285	0.588716271463614
1dcnn	123	0.994363307952881	0.6381725548925865	0.5659079120583744	0.0004336237907409668	0.06168999481596682	0.016339869281045753	15	1929	918	0.0	0.0016764459346186086	2	1553	1193	0.6946417689323425	0.25434642627173215	0.21207041072925398
1dcnn	456	0.918659806251526	0.5831031008048572	0.569091426103574	0.0001589357852935791	0.02724014336917563	0.0166073546856465	28	1395	1686	0.16490963855421686	0.08140756302521009	155	1328	1904	0.6128410696983337	0.5067771084337349	0.4737394957983193
1dcnn	789	0.292981505393982	0.46104760648187026	0.557799509221087	6.511807441711426e-05	0.05362776025236593	0.01596958174904943	21	1268	1315	0.2546744036105738	0.1504424778761062	221	1551	1469	0.5	0.02127659574468085	0.0040844111640571815
1dcnn	1024	0.5982352495193483	0.6071564909397873	0.7035277319126599	2.7179718017578125e-05	0.0425531914893617	0.016058394160583942	22	1457	1370	0.24595924104005623	0.061855670103092786	66	1423	1067	0.41469606757164	0.7027406886858749	0.3402061855670103
1dcnn	2025	0.8578521609306337	0.7074476661089033	0.5282424396378212	0.00017511844635009766	0.04092261904761905	0.016105417276720352	22	1344	1366	0.07966857871255577	0.03231597845601436	36	1569	1114	0.08815807104110718	0.4079031230082855	0.3734290843806104
1dcnn	3141	0.7760976552963258	0.625655288286747	0.6134012073222768	5.65648078918457e-05	0.03260869565217391	0.016355140186915886	28	1748	1712	0.0006365372374283895	0.0	0	1571	910	0.6345224976539612	0.22915340547422025	0.1010989010989011
1dcnn	4096	0.8306807279586793	0.6704580751162645	0.5278811640137577	0.00018668174743652344	0.028425655976676383	0.016164584864070537	22	1372	1361	0.04591265397536394	0.011160714285714286	10	1786	896	0.2566678524017334	0.31634938409854424	0.27901785714285715
1dcnn	5555	0.6368437409400941	0.6065471781417734	0.546722503276151	3.0487775802612305e-05	0.03361344537815126	0.015197568389057751	10	833	658	0.01998262380538662	0.005559968228752979	7	1151	1259	0.3350721299648285	0.5534317984361424	0.49404289118347894
1dcnn	6174	0.9774173498153688	0.6472174521672108	0.6265834983940557	5.3882598876953125e-05	0.09765625	0.01632208922742111	45	1280	2757	0.000671591672263264	0.0008176614881439084	1	1489	1223	0.6325173377990723	0.9825386165211552	0.8773507767784138
1dcnn	7077	0.8488397598266603	0.585740456959823	0.5308201457869094	6.696581840515137e-05	0.018469656992084433	0.01601164483260553	22	1516	1374	0.0	0.0	0	913	1160	0.5877116322517395	0.0755750273822563	0.041379310344827586
1dcnn	8192	0.9681051373481752	0.6611501377410468	0.4728238068780969	0.0004362165927886963	0.006060606060606061	0.016363636363636365	45	1320	2750	0.000664451827242525	0.010238907849829351	12	1505	1172	0.7902933955192566	0.3136212624584718	0.4061433447098976
1dcnn	9001	0.939302682876587	0.6390588402151627	0.5833537093242638	0.00020891427993774414	0.032492997198879554	0.016381236038719285	22	1785	1343	0.00683371298405467	0.013850415512465374	40	1317	2888	0.8010355234146118	0.37965072133637057	0.3064404432132964
1dcnn	9999	0.5598177313804628	0.5446721579301782	0.5503419032543573	0.00022125244140625	0.02502606882168926	0.01634877384196185	18	1918	1101	0.0205078125	0.05664488017429194	52	1024	918	0.11154881119728088	0.330078125	0.3202614379084967
1dcnn	11111	0.9631671309471131	0.6174944302016321	0.5252293966781039	0.0003965795040130615	0.04025844930417495	0.0160857908847185	24	2012	1492	0.08082799408575653	0.02929936305732484	46	2029	1570	0.31908920407295227	0.49088220798422866	0.42738853503184715
1dcnn	12345	0.5635605454444886	0.6387331946824752	0.5324006486987413	0.00010189414024353027	0.037933817594834544	0.0163727959697733	13	1239	794	0.0052173913043478265	0.003197158081705151	9	1150	2815	0.2519974112510681	0.28695652173913044	0.2216696269982238
1dcnn	13579	0.9194083213806153	0.6178051865907654	0.43936386343418965	0.0001278519630432129	0.018166089965397925	0.016129032258064516	21	1156	1302	0.050814010853478045	0.03937007874015748	30	2027	762	0.7560831308364868	0.30389738529847066	0.43963254593175854
1dcnn	14142	0.9680846929550172	0.6926273341893048	0.3335035025931866	0.00022998452186584473	0.015033947623666343	0.016536118363794605	57	2062	3447	0.0	0.0008143322475570033	1	1182	1228	0.33833959698677063	0.12013536379018612	0.32166123778501626
1dcnn	15926	0.7027328610420228	0.5331397754830848	0.5437530589004919	0.00026920437812805176	0.058792924037460975	0.015739769150052464	15	1922	953	0.005369127516778523	0.04115523465703971	57	745	1385	0.2234003245830536	0.1906040268456376	0.2259927797833935
1dcnn	16384	0.5813724398612977	0.528073645769933	0.4434756763077883	6.744265556335449e-05	0.0	0.016129032258064516	15	848	930	0.03650990099009901	0.03464566929133858	44	1616	1270	0.24926596879959106	0.38923267326732675	0.5039370078740157
eeg_conformer	42	0.9524009823799134	0.6350698976875789	0.589953554854233	1.0132789611816406e-06	0.02870533099004101	0.016597510373443983	20	1707	1205	0.011312217194570135	0.012264922322158627	15	1326	1223	0.8894632458686829	0.6885369532428356	0.5690923957481603
eeg_conformer	123	0.9998387098312379	0.6487190694491033	0.5529807651307882	4.112720489501953e-06	0.04613789528252981	0.016339869281045753	15	1929	918	0.0	0.0	0	1553	1193	0.7729088664054871	0.3271088216355441	0.3176865046102263
eeg_conformer	456	0.9260042905807496	0.6292320905453725	0.5545316771286828	2.562999725341797e-06	0.026523297491039426	0.0166073546856465	28	1395	1686	0.011295180722891566	0.020483193277310924	39	1328	1904	0.012223617173731327	0.5188253012048193	0.4369747899159664
eeg_conformer	789	0.9361848831176759	0.5026981804224491	0.5974107484180917	6.258487701416016e-07	0.015772870662460567	0.01596958174904943	21	1268	1315	0.2256608639587363	0.10074880871341048	148	1551	1469	0.05752931162714958	0.9941972920696325	0.9571136827773996
eeg_conformer	1024	0.9299651980400087	0.6059491305502257	0.6279554461086146	1.0728836059570312e-06	0.038435140700068635	0.016058394160583942	22	1457	1370	0.04005621925509487	0.01499531396438613	16	1423	1067	0.7968882918357849	0.6879831342234716	0.47703842549203374
eeg_conformer	2025	0.9335184693336488	0.7063920553580143	0.5106524184348229	3.039836883544922e-06	0.03422619047619048	0.016105417276720352	22	1344	1366	0.015296367112810707	0.010771992818671455	12	1569	1114	0.8377271294593811	0.38049713193116635	0.3016157989228007
eeg_conformer	3141	0.961925506591797	0.621163171795804	0.5833597974272704	3.5762786865234375e-06	0.014302059496567507	0.016355140186915886	28	1748	1712	0.0006365372374283895	0.004395604395604396	4	1571	910	0.04968554526567459	0.8224061107574793	0.6967032967032967
eeg_conformer	4096	0.8785472512245179	0.6408879810977608	0.5435052266637338	2.8312206268310547e-06	0.03571428571428571	0.016164584864070537	22	1372	1361	0.03807390817469205	0.026785714285714284	24	1786	896	0.7698108553886414	0.39249720044792835	0.31473214285714285
eeg_conformer	5555	0.9429466724395753	0.6185136668649223	0.5735082730146595	1.5497207641601562e-06	0.030012004801920768	0.015197568389057751	10	833	658	0.03909643788010426	0.012708498808578236	16	1151	1259	0.6130439043045044	0.476107732406603	0.37013502779984114
eeg_conformer	6174	0.9656518697738649	0.5022417369423285	0.5436633431207432	1.9669532775878906e-06	0.00078125	0.01632208922742111	45	1280	2757	0.010745466756212223	0.024529844644317254	30	1489	1223	0.059381153434515	0.7414372061786434	0.6214227309893704
eeg_conformer	7077	0.9865785241127015	0.5708272363109845	0.5070202439853457	2.175569534301758e-06	0.029683377308707123	0.01601164483260553	22	1516	1374	0.0032858707557502738	0.002586206896551724	3	913	1160	0.9279671907424927	0.11938663745892661	0.1206896551724138
eeg_conformer	8192	0.9850629568099977	0.6363118457300275	0.5270565691154627	4.023313522338867e-06	0.06060606060606061	0.016363636363636365	45	1320	2750	0.0	0.0008532423208191126	1	1505	1172	0.22327673435211182	0.3687707641196013	0.33532423208191126
eeg_conformer	9001	0.8826431035995485	0.5596279911815807	0.5539089563916986	2.086162567138672e-06	0.01904761904761905	0.016381236038719285	22	1785	1343	0.007593014426727411	0.010041551246537396	29	1317	2888	0.7724961638450623	0.1662870159453303	0.17590027700831026
eeg_conformer	9999	0.8901674747467042	0.5217405922571101	0.4962862966367103	5.066394805908203e-06	0.028154327424400417	0.01634877384196185	18	1918	1101	0.0302734375	0.06971677559912855	64	1024	918	0.8631006479263306	0.2626953125	0.35294117647058826
eeg_conformer	11111	0.9755934476852418	0.576298409276246	0.5665063584395689	1.996755599975586e-06	0.01341948310139165	0.0160857908847185	24	2012	1492	0.006407097092163627	0.003821656050955414	6	2029	1570	0.00016212277114391327	0.9443075406604239	0.9203821656050956
eeg_conformer	12345	0.8543851375579835	0.6609996686203833	0.47328040775349445	2.2649765014648438e-06	0.03631961259079903	0.0163727959697733	13	1239	794	0.0	0.002841918294849023	8	1150	2815	0.7151846885681152	0.12608695652173912	0.11367673179396093
eeg_conformer	13579	0.9731314182281495	0.5977020314767273	0.49983296365211377	1.9073486328125e-06	0.019896193771626297	0.016129032258064516	21	1156	1302	0.03453379378391712	0.005249343832020997	4	2027	762	0.7669088244438171	0.42969906265416874	0.4356955380577428
eeg_conformer	14142	0.9513748884201051	0.695419863545438	0.3033332506600087	4.351139068603516e-06	0.029097963142580018	0.016536118363794605	57	2062	3447	0.0	0.0024429967426710096	3	1182	1228	0.15123923122882843	0.08883248730964467	0.3135179153094462
eeg_conformer	15926	0.9185273647308351	0.5871924794149151	0.4726411940009207	1.8477439880371094e-06	0.06451612903225806	0.015739769150052464	15	1922	953	0.0026845637583892616	0.046209386281588445	64	745	1385	0.8395391702651978	0.15302013422818792	0.2259927797833935
eeg_conformer	16384	0.8690885901451112	0.533027743964293	0.4632269821470336	2.0563602447509766e-06	0.00589622641509434	0.016129032258064516	15	848	930	0.008663366336633664	0.011811023622047244	15	1616	1270	0.04075927287340164	0.5513613861386139	0.5866141732283464
