## Supplementary material for "Same pipelines, different answers: how evaluation design shapes EEG seizure prediction": Reproducibility archive (code, manifests and predictions): waveform_parity.csv

case	file	window_index	max_absolute_error	correlation
chb01	chb01_01.edf	0	0.0	1.0
chb01	chb01_01.edf	6	0.0	0.9999999999999998
chb01	chb01_01.edf	11	0.0	1.0
chb01	chb01_03.edf	24	0.0	1.0
chb01	chb01_03.edf	113	0.0	1.0
chb01	chb01_03.edf	202	0.0	1.0
chb02	chb02_01.edf	0	0.0	1.0
chb02	chb02_01.edf	6	0.0	1.0
chb02	chb02_01.edf	11	0.0	0.9999999999999998
chb02	chb02_15.edf	168	0.0	1.0
chb02	chb02_15.edf	251	0.0	1.0
chb02	chb02_15.edf	333	0.0	1.0
chb03	chb03_08.edf	5	0.0	0.9999999999999998
chb03	chb03_08.edf	7	0.0	1.0
chb03	chb03_08.edf	9	0.0	1.0
chb03	chb03_01.edf	0	0.0	1.0
chb03	chb03_01.edf	2	0.0	1.0
chb03	chb03_01.edf	4	0.0	1.0
chb04	chb04_01.edf	0	0.0	0.9999999999999998
chb04	chb04_01.edf	24	0.0	1.0
chb04	chb04_01.edf	47	0.0	1.0
chb04	chb04_05.edf	192	0.0	0.9999999999999998
chb04	chb04_05.edf	290	0.0	0.9999999999999998
chb04	chb04_05.edf	387	0.0	1.0
chb05	chb05_01.edf	0	0.0	1.0
chb05	chb05_01.edf	6	0.0	0.9999999999999998
chb05	chb05_01.edf	11	0.0	0.9999999999999998
chb05	chb05_05.edf	48	0.0	1.0
chb05	chb05_05.edf	125	0.0	1.0
chb05	chb05_05.edf	201	0.0	1.0
chb06	chb06_02.edf	141	0.0	0.9999999999999998
chb06	chb06_02.edf	143	0.0	0.9999999999999998
chb06	chb06_02.edf	144	0.0	1.0
chb06	chb06_01.edf	0	0.0	1.0
chb06	chb06_01.edf	70	0.0	1.0
chb06	chb06_01.edf	140	0.0	1.0
chb07	chb07_01.edf	0	0.0	1.0
chb07	chb07_01.edf	24	0.0	1.0
chb07	chb07_01.edf	47	0.0	0.9999999999999998
chb07	chb07_12.edf	465	0.0	1.0
chb07	chb07_12.edf	549	0.0	1.0
chb07	chb07_12.edf	633	0.0	1.0
chb08	chb08_02.edf	0	0.0	1.0
chb08	chb08_02.edf	88	0.0	1.0
chb08	chb08_02.edf	175	0.0	1.0
chb09	chb09_01.edf	0	0.0	0.9999999999999998
chb09	chb09_01.edf	13	0.0	1.0
chb09	chb09_01.edf	26	0.0	1.0
chb09	chb09_06.edf	219	0.0	1.0
chb09	chb09_06.edf	321	0.0	1.0
chb09	chb09_06.edf	422	0.0	1.0
chb10	chb10_01.edf	0	0.0	1.0
chb10	chb10_01.edf	12	0.0	1.0
chb10	chb10_01.edf	24	0.0	1.0
chb10	chb10_12.edf	193	0.0	0.9999999999999998
chb10	chb10_12.edf	289	0.0	1.0
chb10	chb10_12.edf	384	0.0	1.0
chb11	chb11_01.edf	0	0.0	0.9999999999999998
chb11	chb11_01.edf	6	0.0	1.0
chb11	chb11_01.edf	11	0.0	1.0
chb11	chb11_92.edf	384	0.0	1.0
chb11	chb11_92.edf	473	0.0	1.0
chb11	chb11_92.edf	561	0.0	0.9999999999999998
chb12	chb12_19.edf	135	0.0	1.0
chb12	chb12_19.edf	141	0.0	1.0
chb12	chb12_19.edf	146	0.0	1.0
chb12	chb12_06.edf	0	0.0	1.0
chb12	chb12_06.edf	67	0.0	1.0
chb12	chb12_06.edf	134	0.0	0.9999999999999998
chb13	chb13_02.edf	0	0.0	0.9999999999999998
chb13	chb13_02.edf	6	0.0	1.0
chb13	chb13_02.edf	11	0.0	1.0
chb13	chb13_19.edf	192	0.0	1.0
chb13	chb13_19.edf	279	0.0	0.9999999999999998
chb13	chb13_19.edf	365	0.0	1.0
chb14	chb14_01.edf	0	0.0	0.9999999999999998
chb14	chb14_01.edf	6	0.0	0.9999999999999998
chb14	chb14_01.edf	11	0.0	1.0
chb14	chb14_03.edf	24	0.0	1.0
chb14	chb14_03.edf	106	0.0	1.0
chb14	chb14_03.edf	188	0.0	1.0
chb15	chb15_01.edf	0	0.0	1.0
chb15	chb15_01.edf	6	0.0	0.9999999999999998
chb15	chb15_01.edf	11	0.0	1.0
chb15	chb15_05.edf	48	0.0	1.0
chb15	chb15_05.edf	138	0.0	1.0
chb15	chb15_05.edf	227	0.0	0.9999999999999998
chb16	chb16_01.edf	0	0.0	1.0
chb16	chb16_01.edf	6	0.0	1.0
chb16	chb16_01.edf	11	0.0	1.0
chb16	chb16_10.edf	108	0.0	1.0
chb16	chb16_10.edf	191	0.0	1.0
chb16	chb16_10.edf	274	0.0	0.9999999999999998
chb18	chb18_01.edf	0	0.0	1.0
chb18	chb18_01.edf	6	0.0	0.9999999999999998
chb18	chb18_01.edf	11	0.0	1.0
chb18	chb18_29.edf	336	0.0	1.0
chb18	chb18_29.edf	419	0.0	1.0
chb18	chb18_29.edf	502	0.0	1.0
chb19	chb19_01.edf	0	0.0	1.0
chb19	chb19_01.edf	6	0.0	0.9999999999999998
chb19	chb19_01.edf	11	0.0	1.0
chb19	chb19_29.edf	324	0.0	1.0
chb19	chb19_29.edf	412	0.0	1.0
chb19	chb19_29.edf	499	0.0	1.0
chb20	chb20_01.edf	0	0.0	0.9999999999999998
chb20	chb20_01.edf	6	0.0	0.9999999999999998
chb20	chb20_01.edf	11	0.0	1.0
chb20	chb20_11.edf	96	0.0	1.0
chb20	chb20_11.edf	177	0.0	1.0
chb20	chb20_11.edf	258	0.0	0.9999999999999998
chb21	chb21_01.edf	0	0.0	1.0
chb21	chb21_01.edf	6	0.0	1.0
chb21	chb21_01.edf	11	0.0	1.0
chb21	chb21_18.edf	204	0.0	0.9999999999999998
chb21	chb21_18.edf	237	0.0	1.0
chb21	chb21_18.edf	270	0.0	0.9999999999999998
chb22	chb22_01.edf	0	0.0	1.0
chb22	chb22_01.edf	6	0.0	1.0
chb22	chb22_01.edf	11	0.0	1.0
chb22	chb22_20.edf	192	0.0	1.0
chb22	chb22_20.edf	271	0.0	1.0
chb22	chb22_20.edf	349	0.0	0.9999999999999998
chb23	chb23_06.edf	0	0.0	0.9999999999999998
chb23	chb23_06.edf	80	0.0	1.0
chb23	chb23_06.edf	159	0.0	1.0
